# Assessing the nationwide impact of COVID-19 mitigation policies on the transmission rate of SARS-CoV-2 in Brazil

**DOI:** 10.1101/2020.06.26.20140780

**Authors:** Daniel C. P. Jorge, Moreno S. Rodrigues, Mateus S. Silva, Luciana L. Cardim, Nívea B. da Silva, Ismael H. Silveira, Vivian A. F. Silva, Felipe A. C. Pereira, Arthur R. de Azevedo, Alan A. S. Amad, Suani T.R. Pinho, Roberto F. S. Andrade, Pablo I. P. Ramos, Juliane F. Oliveira

## Abstract

COVID-19 is now identified in almost all countries in the world, with poorer regions being particularly more disadvantaged to efficiently mitigate the impacts of the pandemic. In the absence of efficient therapeutics or vaccines, control strategies are currently based on non-pharmaceutical interventions, comprising changes in population behavior and governmental interventions, among which the prohibition of mass gatherings, closure of non-essential establishments, quarantine and movement restrictions. In this work we analyzed the effects of 707 published governmental interventions, and population adherence thereof, on the dynamics of COVID-19 cases across all 27 Brazilian states, with emphasis on state capitals and remaining inland cities. A generalized SEIR (Susceptible, Exposed, Infected and Removed) model with a time-varying transmission rate (TR), that considers transmission by asymptomatic individuals, is presented. We analyze the effect of both the extent of enforced measures across Brazilian states and population movement on the changes in the TR and effective reproduction number. The social mobility reduction index, a measure of population movement, together with the stringency index, adapted to incorporate the degree of restrictions imposed by governmental regulations, were used in conjunction to quantify and compare the effects of varying degrees of policy strictness across Brazilian states. Our results show that population adherence to social distance recommendations plays an important role for the effectiveness of interventions and represents a major challenge to the control of COVID-19 in low- and middle-income countries.
