## Supplementary material for "Assessing the nationwide impact of COVID-19 mitigation policies on the transmission rate of SARS-CoV-2 in Brazil": capital.csv

date	state	city	cases	deaths
2020-03-17	AC	Rio Branco	3	0
2020-03-18	AC	Rio Branco	3	0
2020-03-19	AC	Rio Branco	4	0
2020-03-20	AC	Rio Branco	7	0
2020-03-21	AC	Rio Branco	11	0
2020-03-22	AC	Rio Branco	11	0
2020-03-23	AC	Rio Branco	17	0
2020-03-24	AC	Rio Branco	21	0
2020-03-25	AC	Rio Branco	23	0
2020-03-26	AC	Rio Branco	23	0
2020-03-27	AC	Rio Branco	25	0
2020-03-28	AC	Rio Branco	25	0
2020-03-29	AC	Rio Branco	31	0
2020-03-30	AC	Rio Branco	34	0
2020-03-31	AC	Rio Branco	34	0
2020-04-01	AC	Rio Branco	34	0
2020-04-02	AC	Rio Branco	36	0
2020-04-03	AC	Rio Branco	36	0
2020-04-04	AC	Rio Branco	36	0
2020-04-05	AC	Rio Branco	38	0
2020-04-06	AC	Rio Branco	39	1
2020-04-07	AC	Rio Branco	39	2
2020-04-08	AC	Rio Branco	45	2
2020-04-09	AC	Rio Branco	48	2
2020-04-10	AC	Rio Branco	55	2
2020-04-11	AC	Rio Branco	57	2
2020-04-12	AC	Rio Branco	60	2
2020-04-13	AC	Rio Branco	68	3
2020-04-14	AC	Rio Branco	74	3
2020-04-15	AC	Rio Branco	76	3
2020-04-16	AC	Rio Branco	86	4
2020-04-17	AC	Rio Branco	105	4
2020-04-18	AC	Rio Branco	112	5
2020-04-19	AC	Rio Branco	123	5
2020-04-20	AC	Rio Branco	136	7
2020-04-21	AC	Rio Branco	154	7
2020-04-22	AC	Rio Branco	172	7
2020-04-23	AC	Rio Branco	185	9
2020-04-24	AC	Rio Branco	191	10
2020-04-25	AC	Rio Branco	215	10
2020-04-26	AC	Rio Branco	235	10
2020-04-27	AC	Rio Branco	256	13
2020-04-28	AC	Rio Branco	272	15
2020-04-29	AC	Rio Branco	300	17
2020-04-30	AC	Rio Branco	344	18
2020-05-01	AC	Rio Branco	408	18
2020-05-02	AC	Rio Branco	474	20
2020-05-03	AC	Rio Branco	567	22
2020-05-04	AC	Rio Branco	635	24
2020-05-05	AC	Rio Branco	696	25
2020-05-06	AC	Rio Branco	808	31
2020-05-07	AC	Rio Branco	875	31
2020-05-08	AC	Rio Branco	994	33
2020-05-09	AC	Rio Branco	1124	35
2020-05-10	AC	Rio Branco	1192	36
2020-05-11	AC	Rio Branco	1192	39
2020-05-12	AC	Rio Branco	1263	46
2020-05-13	AC	Rio Branco	1307	46
2020-05-14	AC	Rio Branco	1311	49
2020-05-15	AC	Rio Branco	1317	51
2020-05-16	AC	Rio Branco	1323	53
2020-05-17	AC	Rio Branco	1437	56
2020-05-18	AC	Rio Branco	1644	61
2020-05-19	AC	Rio Branco	1801	64
2020-05-20	AC	Rio Branco	1801	64
2020-05-21	AC	Rio Branco	2106	67
2020-05-22	AC	Rio Branco	2174	69
