## Supplementary material for "Assessing the nationwide impact of COVID-19 mitigation policies on the transmission rate of SARS-CoV-2 in Brazil": estado.csv

date	state	cases	deaths
2020-03-17	AC	3	0
2020-03-18	AC	3	0
2020-03-19	AC	4	0
2020-03-20	AC	7	0
2020-03-21	AC	11	0
2020-03-22	AC	11	0
2020-03-23	AC	17	0
2020-03-24	AC	21	0
2020-03-25	AC	23	0
2020-03-26	AC	23	0
2020-03-27	AC	25	0
2020-03-28	AC	25	0
2020-03-29	AC	34	0
2020-03-30	AC	41	0
2020-03-31	AC	42	0
2020-04-01	AC	43	0
2020-04-02	AC	45	0
2020-04-03	AC	46	0
2020-04-04	AC	46	0
2020-04-05	AC	48	0
2020-04-06	AC	50	1
2020-04-07	AC	50	2
2020-04-08	AC	58	2
2020-04-09	AC	62	2
2020-04-10	AC	70	2
2020-04-11	AC	72	2
2020-04-12	AC	77	2
2020-04-13	AC	90	3
2020-04-14	AC	99	3
2020-04-15	AC	101	4
2020-04-16	AC	115	5
2020-04-17	AC	135	5
2020-04-18	AC	142	6
2020-04-19	AC	163	6
2020-04-20	AC	176	8
2020-04-21	AC	195	8
2020-04-22	AC	214	8
2020-04-23	AC	227	10
2020-04-24	AC	234	11
2020-04-25	AC	258	11
2020-04-26	AC	279	11
2020-04-27	AC	301	14
2020-04-28	AC	317	16
2020-04-29	AC	354	18
2020-04-30	AC	404	19
2020-05-01	AC	487	19
2020-05-02	AC	553	22
2020-05-03	AC	658	25
2020-05-04	AC	733	28
2020-05-05	AC	817	29
2020-05-06	AC	943	35
2020-05-07	AC	1014	36
2020-05-08	AC	1177	38
2020-05-09	AC	1335	40
2020-05-10	AC	1447	41
2020-05-11	AC	1460	44
2020-05-12	AC	1590	51
2020-05-13	AC	1694	52
2020-05-14	AC	1740	55
2020-05-15	AC	1785	57
2020-05-16	AC	1867	59
2020-05-17	AC	1996	62
2020-05-18	AC	2234	67
2020-05-19	AC	2482	73
2020-05-20	AC	2482	73
2020-05-21	AC	3103	78
2020-05-22	AC	3343	80
