## Supplementary material for "Assessing the nationwide impact of COVID-19 mitigation policies on the transmission rate of SARS-CoV-2 in Brazil": interior.csv

date	state	cases	deaths	population
2020-03-29	AC	3	0	33760.0
2020-03-30	AC	7	0	33760.0
2020-03-31	AC	8	0	33760.0
2020-04-01	AC	9	0	33760.0
2020-04-02	AC	9	0	33760.0
2020-04-03	AC	10	0	33760.0
2020-04-04	AC	10	0	33760.0
2020-04-05	AC	10	0	33760.0
2020-04-06	AC	11	0	53521.0
2020-04-07	AC	11	0	53521.0
2020-04-08	AC	13	0	63787.0
2020-04-09	AC	14	0	63787.0
2020-04-10	AC	15	0	63787.0
2020-04-11	AC	15	0	63787.0
2020-04-12	AC	17	0	63787.0
2020-04-13	AC	22	0	152163.0
2020-04-14	AC	25	0	152163.0
2020-04-15	AC	25	1	152163.0
2020-04-16	AC	29	1	152163.0
2020-04-17	AC	30	1	152163.0
2020-04-18	AC	30	1	152163.0
2020-04-19	AC	40	1	175187.0
2020-04-20	AC	40	1	175187.0
2020-04-21	AC	41	1	175187.0
2020-04-22	AC	42	1	175187.0
2020-04-23	AC	42	1	175187.0
2020-04-24	AC	43	1	175187.0
2020-04-25	AC	43	1	175187.0
2020-04-26	AC	44	1	175187.0
2020-04-27	AC	45	1	175187.0
2020-04-28	AC	45	1	175187.0
2020-04-29	AC	54	1	213487.0
2020-04-30	AC	60	1	213487.0
2020-05-01	AC	79	1	220904.0
2020-05-02	AC	79	2	298251.0
2020-05-03	AC	91	3	298251.0
2020-05-04	AC	98	4	344099.0
2020-05-05	AC	121	4	344099.0
2020-05-06	AC	135	4	344099.0
2020-05-07	AC	139	5	362510.0
2020-05-08	AC	183	5	380783.0
2020-05-09	AC	211	5	407061.0
2020-05-10	AC	255	5	407061.0
2020-05-11	AC	268	5	407061.0
2020-05-12	AC	327	5	444858.0
2020-05-13	AC	387	6	466299.0
2020-05-14	AC	429	6	466299.0
2020-05-15	AC	468	6	466299.0
2020-05-16	AC	544	6	466299.0
2020-05-17	AC	559	6	466299.0
2020-05-18	AC	590	6	474616.0
2020-05-19	AC	681	9	474616.0
2020-05-20	AC	681	9	474616.0
2020-05-21	AC	997	11	474616.0
2020-05-22	AC	1169	11	474616.0
