## Supplementary material for "Assessing the nationwide impact of COVID-19 mitigation policies on the transmission rate of SARS-CoV-2 in Brazil": capital.csv

date	state	city	cases	deaths
2020-03-08	AL	Maceió	1	0
2020-03-09	AL	Maceió	1	0
2020-03-10	AL	Maceió	1	0
2020-03-11	AL	Maceió	1	0
2020-03-12	AL	Maceió	1	0
2020-03-13	AL	Maceió	1	0
2020-03-14	AL	Maceió	1	0
2020-03-15	AL	Maceió	1	0
2020-03-16	AL	Maceió	1	0
2020-03-17	AL	Maceió	1	0
2020-03-18	AL	Maceió	1	0
2020-03-19	AL	Maceió	4	0
2020-03-20	AL	Maceió	6	0
2020-03-21	AL	Maceió	7	0
2020-03-22	AL	Maceió	7	0
2020-03-23	AL	Maceió	8	0
2020-03-24	AL	Maceió	10	0
2020-03-25	AL	Maceió	10	0
2020-03-26	AL	Maceió	10	0
2020-03-27	AL	Maceió	11	0
2020-03-28	AL	Maceió	13	0
2020-03-29	AL	Maceió	12	0
2020-03-30	AL	Maceió	12	0
2020-03-31	AL	Maceió	13	1
2020-04-01	AL	Maceió	13	1
2020-04-02	AL	Maceió	13	1
2020-04-03	AL	Maceió	17	2
2020-04-04	AL	Maceió	17	2
2020-04-05	AL	Maceió	20	2
2020-04-06	AL	Maceió	22	2
2020-04-07	AL	Maceió	24	2
2020-04-08	AL	Maceió	27	2
2020-04-09	AL	Maceió	27	3
2020-04-10	AL	Maceió	34	3
2020-04-11	AL	Maceió	37	3
2020-04-12	AL	Maceió	37	3
2020-04-13	AL	Maceió	47	4
2020-04-14	AL	Maceió	59	4
2020-04-15	AL	Maceió	67	3
2020-04-16	AL	Maceió	70	3
2020-04-17	AL	Maceió	90	5
2020-04-18	AL	Maceió	107	6
2020-04-19	AL	Maceió	131	9
2020-04-20	AL	Maceió	140	12
2020-04-21	AL	Maceió	176	13
2020-04-22	AL	Maceió	205	14
2020-04-23	AL	Maceió	280	14
2020-04-24	AL	Maceió	355	18
2020-04-25	AL	Maceió	427	18
2020-04-26	AL	Maceió	472	20
2020-04-27	AL	Maceió	535	22
2020-04-28	AL	Maceió	645	24
2020-04-29	AL	Maceió	791	26
2020-04-30	AL	Maceió	853	32
2020-05-01	AL	Maceió	1008	38
2020-05-02	AL	Maceió	1124	41
2020-05-03	AL	Maceió	1179	43
2020-05-04	AL	Maceió	1260	46
2020-05-05	AL	Maceió	1296	50
2020-05-06	AL	Maceió	1358	56
2020-05-07	AL	Maceió	1473	61
2020-05-08	AL	Maceió	1581	71
2020-05-09	AL	Maceió	1675	73
2020-05-10	AL	Maceió	1725	78
2020-05-11	AL	Maceió	1779	85
2020-05-12	AL	Maceió	1939	93
2020-05-13	AL	Maceió	2064	104
2020-05-14	AL	Maceió	2170	112
2020-05-15	AL	Maceió	2310	119
2020-05-16	AL	Maceió	2524	131
2020-05-17	AL	Maceió	2593	135
2020-05-18	AL	Maceió	2746	144
2020-05-19	AL	Maceió	2897	154
2020-05-20	AL	Maceió	2905	162
2020-05-21	AL	Maceió	3156	169
2020-05-22	AL	Maceió	3277	184
