## Supplementary material for "Assessing the nationwide impact of COVID-19 mitigation policies on the transmission rate of SARS-CoV-2 in Brazil": estado.csv

date	state	cases	deaths	population
2020-03-08	AL	1	0	1018948.0
2020-03-09	AL	1	0	1018948.0
2020-03-10	AL	1	0	1018948.0
2020-03-11	AL	1	0	1018948.0
2020-03-12	AL	1	0	1018948.0
2020-03-13	AL	1	0	1018948.0
2020-03-14	AL	1	0	1018948.0
2020-03-15	AL	1	0	1018948.0
2020-03-16	AL	1	0	1018948.0
2020-03-17	AL	1	0	1018948.0
2020-03-18	AL	1	0	1018948.0
2020-03-19	AL	4	0	1018948.0
2020-03-20	AL	6	0	1018948.0
2020-03-21	AL	7	0	1018948.0
2020-03-22	AL	7	0	1018948.0
2020-03-23	AL	8	0	1018948.0
2020-03-24	AL	10	0	1018948.0
2020-03-25	AL	11	0	1039014.0
2020-03-26	AL	11	0	1039014.0
2020-03-27	AL	12	0	1039014.0
2020-03-28	AL	14	0	1039014.0
2020-03-29	AL	17	0	1039014.0
2020-03-30	AL	17	0	1039014.0
2020-03-31	AL	18	1	1039014.0
2020-04-01	AL	18	1	1039014.0
2020-04-02	AL	18	1	1039014.0
2020-04-03	AL	23	2	1090915.0
2020-04-04	AL	23	2	1090915.0
2020-04-05	AL	28	2	1090915.0
2020-04-06	AL	31	2	1164133.0
2020-04-07	AL	34	2	1164133.0
2020-04-08	AL	37	3	1164133.0
2020-04-09	AL	37	3	1164133.0
2020-04-10	AL	45	3	1164133.0
2020-04-11	AL	48	3	1164133.0
2020-04-12	AL	48	3	1164133.0
2020-04-13	AL	58	4	1164133.0
2020-04-14	AL	72	4	1177961.0
2020-04-15	AL	83	5	1280362.0
2020-04-16	AL	89	5	1345973.0
2020-04-17	AL	110	7	1345973.0
2020-04-18	AL	132	10	1611404.0
2020-04-19	AL	159	15	1655256.0
2020-04-20	AL	171	18	1690367.0
2020-04-21	AL	210	19	1720684.0
2020-04-22	AL	243	20	1720684.0
2020-04-23	AL	324	22	1795972.0
2020-04-24	AL	413	27	1967066.0
2020-04-25	AL	501	29	2050071.0
2020-04-26	AL	560	32	2121898.0
2020-04-27	AL	643	34	2121898.0
2020-04-28	AL	777	36	2190592.0
2020-04-29	AL	957	41	2334716.0
2020-04-30	AL	1045	47	2367386.0
2020-05-01	AL	1226	53	2517794.0
2020-05-02	AL	1371	58	2585158.0
2020-05-03	AL	1441	64	2585158.0
2020-05-04	AL	1538	72	2603014.0
2020-05-05	AL	1605	80	2603014.0
2020-05-06	AL	1703	89	2636499.0
2020-05-07	AL	1867	98	2672513.0
2020-05-08	AL	2033	108	2737580.0
2020-05-09	AL	2170	114	2832673.0
2020-05-10	AL	2258	126	2877543.0
2020-05-11	AL	2343	138	2912337.0
2020-05-12	AL	2579	150	2912337.0
2020-05-13	AL	2761	164	2916492.0
2020-05-14	AL	2972	177	2955911.0
2020-05-15	AL	3212	187	2978940.0
2020-05-16	AL	3585	199	3054419.0
2020-05-17	AL	3811	210	3054419.0
2020-05-18	AL	4029	221	3078818.0
2020-05-19	AL	4317	235	3102061.0
2020-05-20	AL	4436	251	3147732.0
2020-05-21	AL	4915	262	3172948.0
2020-05-22	AL	5300	280	3204857.0
