## Supplementary material for "Assessing the nationwide impact of COVID-19 mitigation policies on the transmission rate of SARS-CoV-2 in Brazil": interior.csv

date	state	cases	deaths	population
2020-03-25	AL	1	0	20066.0
2020-03-26	AL	1	0	20066.0
2020-03-27	AL	1	0	20066.0
2020-03-28	AL	1	0	20066.0
2020-03-29	AL	5	0	20066.0
2020-03-30	AL	5	0	20066.0
2020-03-31	AL	5	0	20066.0
2020-04-01	AL	5	0	20066.0
2020-04-02	AL	5	0	20066.0
2020-04-03	AL	6	0	71967.0
2020-04-04	AL	6	0	71967.0
2020-04-05	AL	8	0	71967.0
2020-04-06	AL	9	0	145185.0
2020-04-07	AL	10	0	145185.0
2020-04-08	AL	10	1	145185.0
2020-04-09	AL	10	0	145185.0
2020-04-10	AL	11	0	145185.0
2020-04-11	AL	11	0	145185.0
2020-04-12	AL	11	0	145185.0
2020-04-13	AL	11	0	145185.0
2020-04-14	AL	13	0	159013.0
2020-04-15	AL	16	2	261414.0
2020-04-16	AL	19	2	327025.0
2020-04-17	AL	20	2	327025.0
2020-04-18	AL	25	4	592456.0
2020-04-19	AL	28	6	636308.0
2020-04-20	AL	31	6	671419.0
2020-04-21	AL	34	6	701736.0
2020-04-22	AL	38	6	701736.0
2020-04-23	AL	44	8	777024.0
2020-04-24	AL	58	9	948118.0
2020-04-25	AL	74	11	1031123.0
2020-04-26	AL	88	12	1102950.0
2020-04-27	AL	108	12	1102950.0
2020-04-28	AL	132	12	1171644.0
2020-04-29	AL	166	15	1315768.0
2020-04-30	AL	192	15	1348438.0
2020-05-01	AL	218	15	1498846.0
2020-05-02	AL	247	17	1566210.0
2020-05-03	AL	262	21	1566210.0
2020-05-04	AL	278	26	1584066.0
2020-05-05	AL	309	30	1584066.0
2020-05-06	AL	345	33	1617551.0
2020-05-07	AL	394	37	1653565.0
2020-05-08	AL	452	37	1718632.0
2020-05-09	AL	495	41	1813725.0
2020-05-10	AL	533	48	1858595.0
2020-05-11	AL	564	53	1893389.0
2020-05-12	AL	640	57	1893389.0
2020-05-13	AL	697	60	1897544.0
2020-05-14	AL	802	65	1936963.0
2020-05-15	AL	902	68	1959992.0
2020-05-16	AL	1061	68	2035471.0
2020-05-17	AL	1218	75	2035471.0
2020-05-18	AL	1283	77	2059870.0
2020-05-19	AL	1420	81	2083113.0
2020-05-20	AL	1531	89	2128784.0
2020-05-21	AL	1759	93	2154000.0
2020-05-22	AL	2023	96	2185909.0
