## Supplementary material for "Assessing the nationwide impact of COVID-19 mitigation policies on the transmission rate of SARS-CoV-2 in Brazil": capital.csv

date	state	city	cases	deaths	population
2020-03-13	AM	Manaus	2	0	2182763.0
2020-03-14	AM	Manaus	2	0	2182763.0
2020-03-15	AM	Manaus	2	0	2182763.0
2020-03-16	AM	Manaus	2	0	2182763.0
2020-03-17	AM	Manaus	2	0	2182763.0
2020-03-18	AM	Manaus	2	0	2182763.0
2020-03-19	AM	Manaus	3	0	2182763.0
2020-03-20	AM	Manaus	7	0	2182763.0
2020-03-21	AM	Manaus	11	0	2182763.0
2020-03-22	AM	Manaus	25	0	2182763.0
2020-03-23	AM	Manaus	31	0	2182763.0
2020-03-24	AM	Manaus	45	0	2182763.0
2020-03-25	AM	Manaus	52	0	2182763.0
2020-03-26	AM	Manaus	63	0	2182763.0
2020-03-27	AM	Manaus	75	0	2182763.0
2020-03-28	AM	Manaus	105	0	2182763.0
2020-03-29	AM	Manaus	131	0	2182763.0
2020-03-30	AM	Manaus	140	1	2182763.0
2020-03-31	AM	Manaus	159	2	2182763.0
2020-04-01	AM	Manaus	179	2	2182763.0
2020-04-02	AM	Manaus	205	2	2182763.0
2020-04-03	AM	Manaus	232	5	2182763.0
2020-04-04	AM	Manaus	283	9	2182763.0
2020-04-05	AM	Manaus	379	11	2182763.0
2020-04-06	AM	Manaus	473	15	2182763.0
2020-04-07	AM	Manaus	560	19	2182763.0
2020-04-08	AM	Manaus	712	25	2182763.0
2020-04-09	AM	Manaus	800	33	2182763.0
2020-04-10	AM	Manaus	863	42	2182763.0
2020-04-11	AM	Manaus	932	45	2182763.0
2020-04-12	AM	Manaus	1053	51	2182763.0
2020-04-13	AM	Manaus	1106	60	2182763.0
2020-04-14	AM	Manaus	1295	81	2182763.0
2020-04-15	AM	Manaus	1350	92	2182763.0
2020-04-16	AM	Manaus	1459	107	2182763.0
2020-04-17	AM	Manaus	1531	127	2182763.0
2020-04-18	AM	Manaus	1593	134	2182763.0
2020-04-19	AM	Manaus	1664	155	2182763.0
2020-04-20	AM	Manaus	1772	156	2182763.0
2020-04-21	AM	Manaus	1809	163	2182763.0
2020-04-22	AM	Manaus	1958	172	2182763.0
2020-04-23	AM	Manaus	2286	193	2182763.0
2020-04-24	AM	Manaus	2481	207	2182763.0
2020-04-25	AM	Manaus	2678	233	2182763.0
2020-04-26	AM	Manaus	2722	246	2182763.0
2020-04-27	AM	Manaus	2738	256	2182763.0
2020-04-28	AM	Manaus	2899	274	2182763.0
2020-04-29	AM	Manaus	3091	288	2182763.0
2020-04-30	AM	Manaus	3273	312	2182763.0
2020-05-01	AM	Manaus	3491	357	2182763.0
2020-05-02	AM	Manaus	3658	368	2182763.0
2020-05-03	AM	Manaus	4072	396	2182763.0
2020-05-04	AM	Manaus	4344	418	2182763.0
2020-05-05	AM	Manaus	4804	459	2182763.0
2020-05-06	AM	Manaus	5474	532	2182763.0
2020-05-07	AM	Manaus	5897	563	2182763.0
2020-05-08	AM	Manaus	6034	604	2182763.0
2020-05-09	AM	Manaus	6743	660	2182763.0
2020-05-10	AM	Manaus	7198	680	2182763.0
2020-05-11	AM	Manaus	7264	691	2182763.0
2020-05-12	AM	Manaus	7877	726	2182763.0
2020-05-13	AM	Manaus	8630	757	2182763.0
2020-05-14	AM	Manaus	9410	809	2182763.0
2020-05-15	AM	Manaus	9713	888	2182763.0
2020-05-16	AM	Manaus	10297	920	2182763.0
2020-05-17	AM	Manaus	10407	949	2182763.0
2020-05-18	AM	Manaus	10660	951	2182763.0
2020-05-19	AM	Manaus	11051	999	2182763.0
2020-05-20	AM	Manaus	11643	1057	2182763.0
2020-05-21	AM	Manaus	12317	1094	2182763.0
2020-05-22	AM	Manaus	12967	1127	2182763.0
