## Supplementary material for "Assessing the nationwide impact of COVID-19 mitigation policies on the transmission rate of SARS-CoV-2 in Brazil": estado.csv

date	state	cases	deaths	population
2020-03-13	AM	2	0	2182763.0
2020-03-14	AM	2	0	2182763.0
2020-03-15	AM	2	0	2182763.0
2020-03-16	AM	2	0	2182763.0
2020-03-17	AM	2	0	2182763.0
2020-03-18	AM	2	0	2182763.0
2020-03-19	AM	3	0	2182763.0
2020-03-20	AM	7	0	2182763.0
2020-03-21	AM	11	0	2182763.0
2020-03-22	AM	26	0	2297036.0
2020-03-23	AM	32	0	2297036.0
2020-03-24	AM	47	1	2297036.0
2020-03-25	AM	54	1	2297036.0
2020-03-26	AM	67	1	2352946.0
2020-03-27	AM	81	1	2450323.0
2020-03-28	AM	111	1	2450323.0
2020-03-29	AM	140	1	2572670.0
2020-03-30	AM	151	2	2592124.0
2020-03-31	AM	175	3	2622349.0
2020-04-01	AM	200	3	2622349.0
2020-04-02	AM	229	3	2641104.0
2020-04-03	AM	260	7	2641104.0
2020-04-04	AM	311	12	2641104.0
2020-04-05	AM	417	15	2689400.0
2020-04-06	AM	532	19	2749281.0
2020-04-07	AM	636	23	2788580.0
2020-04-08	AM	804	30	2946454.0
2020-04-09	AM	899	40	2946454.0
2020-04-10	AM	981	50	3070208.0
2020-04-11	AM	1050	53	3108077.0
2020-04-12	AM	1206	62	3108077.0
2020-04-13	AM	1275	71	3108077.0
2020-04-14	AM	1484	90	3167760.0
2020-04-15	AM	1554	106	3167760.0
2020-04-16	AM	1719	124	3196054.0
2020-04-17	AM	1809	145	3281151.0
2020-04-18	AM	1897	161	3306307.0
2020-04-19	AM	2044	181	3336648.0
2020-04-20	AM	2160	185	3376213.0
2020-04-21	AM	2270	193	3395892.0
2020-04-22	AM	2479	206	3555327.0
2020-04-23	AM	2888	234	3608605.0
2020-04-24	AM	3194	255	3731439.0
2020-04-25	AM	3635	287	3761715.0
2020-04-26	AM	3833	304	3849008.0
2020-04-27	AM	3928	320	3890169.0
2020-04-28	AM	4337	351	3890169.0
2020-04-29	AM	4801	380	3890169.0
2020-04-30	AM	5254	425	3910090.0
2020-05-01	AM	5723	476	3945363.0
2020-05-02	AM	6062	501	3977404.0
2020-05-03	AM	6683	548	3996611.0
2020-05-04	AM	7313	585	4012652.0
2020-05-05	AM	8109	649	4012652.0
2020-05-06	AM	9243	751	4012652.0
2020-05-07	AM	10099	806	4012652.0
2020-05-08	AM	10727	874	4034625.0
2020-05-09	AM	11925	962	4034625.0
2020-05-10	AM	12599	1004	4054051.0
2020-05-11	AM	12919	1035	4056806.0
2020-05-12	AM	14168	1098	4056806.0
2020-05-13	AM	15816	1160	4064657.0
2020-05-14	AM	17181	1235	4081335.0
2020-05-15	AM	18392	1331	4094875.0
2020-05-16	AM	19677	1375	4094875.0
2020-05-17	AM	20328	1413	4094875.0
2020-05-18	AM	20913	1433	4094875.0
2020-05-19	AM	22132	1491	4094875.0
2020-05-20	AM	23704	1561	4094875.0
2020-05-21	AM	25367	1620	4094875.0
2020-05-22	AM	27038	1669	4094875.0
