## Supplementary material for "Assessing the nationwide impact of COVID-19 mitigation policies on the transmission rate of SARS-CoV-2 in Brazil": interior.csv

date	state	cases	deaths	population
2020-03-22	AM	1	0	114273.0
2020-03-23	AM	1	0	114273.0
2020-03-24	AM	2	1	114273.0
2020-03-25	AM	2	1	114273.0
2020-03-26	AM	4	1	170183.0
2020-03-27	AM	6	1	267560.0
2020-03-28	AM	6	1	267560.0
2020-03-29	AM	9	1	389907.0
2020-03-30	AM	11	1	409361.0
2020-03-31	AM	16	1	439586.0
2020-04-01	AM	21	1	439586.0
2020-04-02	AM	24	1	458341.0
2020-04-03	AM	28	2	458341.0
2020-04-04	AM	28	3	458341.0
2020-04-05	AM	38	4	506637.0
2020-04-06	AM	59	4	566518.0
2020-04-07	AM	76	4	605817.0
2020-04-08	AM	92	5	763691.0
2020-04-09	AM	99	7	763691.0
2020-04-10	AM	118	8	887445.0
2020-04-11	AM	118	8	925314.0
2020-04-12	AM	153	11	925314.0
2020-04-13	AM	169	11	925314.0
2020-04-14	AM	189	9	984997.0
2020-04-15	AM	204	14	984997.0
2020-04-16	AM	260	17	1013291.0
2020-04-17	AM	278	18	1098388.0
2020-04-18	AM	304	27	1123544.0
2020-04-19	AM	380	26	1153885.0
2020-04-20	AM	388	29	1193450.0
2020-04-21	AM	461	30	1213129.0
2020-04-22	AM	521	34	1372564.0
2020-04-23	AM	602	41	1425842.0
2020-04-24	AM	713	48	1548676.0
2020-04-25	AM	957	54	1578952.0
2020-04-26	AM	1111	58	1666245.0
2020-04-27	AM	1190	64	1707406.0
2020-04-28	AM	1438	77	1707406.0
2020-04-29	AM	1710	92	1707406.0
2020-04-30	AM	1981	113	1727327.0
2020-05-01	AM	2232	119	1762600.0
2020-05-02	AM	2404	133	1794641.0
2020-05-03	AM	2611	152	1813848.0
2020-05-04	AM	2969	167	1829889.0
2020-05-05	AM	3305	190	1829889.0
2020-05-06	AM	3769	219	1829889.0
2020-05-07	AM	4202	243	1829889.0
2020-05-08	AM	4693	270	1851862.0
2020-05-09	AM	5182	302	1851862.0
2020-05-10	AM	5401	324	1871288.0
2020-05-11	AM	5655	344	1874043.0
2020-05-12	AM	6291	372	1874043.0
2020-05-13	AM	7186	403	1881894.0
2020-05-14	AM	7771	426	1898572.0
2020-05-15	AM	8679	443	1912112.0
2020-05-16	AM	9380	455	1912112.0
2020-05-17	AM	9921	464	1912112.0
2020-05-18	AM	10253	482	1912112.0
2020-05-19	AM	11081	492	1912112.0
2020-05-20	AM	12061	504	1912112.0
2020-05-21	AM	13050	526	1912112.0
2020-05-22	AM	14071	542	1912112.0
