## Supplementary material for "Assessing the nationwide impact of COVID-19 mitigation policies on the transmission rate of SARS-CoV-2 in Brazil": capital.csv

date	state	city	cases	deaths	population
2020-03-20	AP	Macapá	1	0	503327.0
2020-03-21	AP	Macapá	1	0	503327.0
2020-03-22	AP	Macapá	1	0	503327.0
2020-03-23	AP	Macapá	1	0	503327.0
2020-03-24	AP	Macapá	1	0	503327.0
2020-03-25	AP	Macapá	2	0	503327.0
2020-03-26	AP	Macapá	2	0	503327.0
2020-03-27	AP	Macapá	3	0	503327.0
2020-03-28	AP	Macapá	4	0	503327.0
2020-03-29	AP	Macapá	8	0	503327.0
2020-03-30	AP	Macapá	8	0	503327.0
2020-03-31	AP	Macapá	10	0	503327.0
2020-04-01	AP	Macapá	11	0	503327.0
2020-04-02	AP	Macapá	12	0	503327.0
2020-04-03	AP	Macapá	19	0	503327.0
2020-04-04	AP	Macapá	28	1	503327.0
2020-04-05	AP	Macapá	29	1	503327.0
2020-04-06	AP	Macapá	35	1	503327.0
2020-04-07	AP	Macapá	47	1	503327.0
2020-04-08	AP	Macapá	95	1	503327.0
2020-04-09	AP	Macapá	97	1	503327.0
2020-04-10	AP	Macapá	146	1	503327.0
2020-04-11	AP	Macapá	171	3	503327.0
2020-04-12	AP	Macapá	204	3	503327.0
2020-04-13	AP	Macapá	211	4	503327.0
2020-04-14	AP	Macapá	261	5	503327.0
2020-04-15	AP	Macapá	290	5	503327.0
2020-04-16	AP	Macapá	303	8	503327.0
2020-04-17	AP	Macapá	312	8	503327.0
2020-04-18	AP	Macapá	328	8	503327.0
2020-04-19	AP	Macapá	341	9	503327.0
2020-04-20	AP	Macapá	358	11	503327.0
2020-04-21	AP	Macapá	386	11	503327.0
2020-04-22	AP	Macapá	405	12	503327.0
2020-04-23	AP	Macapá	451	14	503327.0
2020-04-24	AP	Macapá	513	16	503327.0
2020-04-25	AP	Macapá	542	16	503327.0
2020-04-26	AP	Macapá	636	18	503327.0
2020-04-27	AP	Macapá	656	19	503327.0
2020-04-28	AP	Macapá	708	21	503327.0
2020-04-29	AP	Macapá	789	24	503327.0
2020-04-30	AP	Macapá	827	26	503327.0
2020-05-01	AP	Macapá	857	27	503327.0
2020-05-02	AP	Macapá	892	29	503327.0
2020-05-03	AP	Macapá	1099	30	503327.0
2020-05-04	AP	Macapá	1263	34	503327.0
2020-05-05	AP	Macapá	1388	37	503327.0
2020-05-06	AP	Macapá	1451	37	503327.0
2020-05-07	AP	Macapá	1559	38	503327.0
2020-05-08	AP	Macapá	1616	42	503327.0
2020-05-09	AP	Macapá	1707	43	503327.0
2020-05-10	AP	Macapá	1790	43	503327.0
2020-05-11	AP	Macapá	1832	44	503327.0
2020-05-12	AP	Macapá	1966	53	503327.0
2020-05-13	AP	Macapá	1990	57	503327.0
2020-05-14	AP	Macapá	2353	62	503327.0
2020-05-15	AP	Macapá	2513	63	503327.0
2020-05-16	AP	Macapá	2639	66	503327.0
2020-05-17	AP	Macapá	2674	72	503327.0
2020-05-18	AP	Macapá	2692	75	503327.0
2020-05-19	AP	Macapá	2890	78	503327.0
2020-05-20	AP	Macapá	2912	82	503327.0
2020-05-21	AP	Macapá	3257	87	503327.0
2020-05-22	AP	Macapá	3336	91	503327.0
