## Supplementary material for "Assessing the nationwide impact of COVID-19 mitigation policies on the transmission rate of SARS-CoV-2 in Brazil": estado.csv

date	state	cases	deaths	population
2020-03-20	AP	1	0	503327.0
2020-03-21	AP	1	0	503327.0
2020-03-22	AP	1	0	503327.0
2020-03-23	AP	1	0	503327.0
2020-03-24	AP	1	0	503327.0
2020-03-25	AP	2	0	503327.0
2020-03-26	AP	2	0	503327.0
2020-03-27	AP	3	0	503327.0
2020-03-28	AP	4	0	503327.0
2020-03-29	AP	8	0	503327.0
2020-03-30	AP	8	0	503327.0
2020-03-31	AP	10	0	503327.0
2020-04-01	AP	11	0	503327.0
2020-04-02	AP	12	0	503327.0
2020-04-03	AP	19	0	503327.0
2020-04-04	AP	29	1	530597.0
2020-04-05	AP	32	1	651961.0
2020-04-06	AP	39	2	651961.0
2020-04-07	AP	51	2	651961.0
2020-04-08	AP	107	2	651961.0
2020-04-09	AP	110	2	651961.0
2020-04-10	AP	166	2	651961.0
2020-04-11	AP	193	5	651961.0
2020-04-12	AP	237	5	651961.0
2020-04-13	AP	244	6	651961.0
2020-04-14	AP	308	7	711495.0
2020-04-15	AP	340	7	761905.0
2020-04-16	AP	362	10	761905.0
2020-04-17	AP	375	10	761905.0
2020-04-18	AP	400	10	761905.0
2020-04-19	AP	416	11	761905.0
2020-04-20	AP	435	13	761905.0
2020-04-21	AP	466	13	761905.0
2020-04-22	AP	492	14	767302.0
2020-04-23	AP	555	16	783804.0
2020-04-24	AP	648	18	789307.0
2020-04-25	AP	689	20	789307.0
2020-04-26	AP	821	23	815731.0
2020-04-27	AP	842	26	815731.0
2020-04-28	AP	918	28	815731.0
2020-04-29	AP	1016	31	815731.0
2020-04-30	AP	1080	34	815731.0
2020-05-01	AP	1121	37	826848.0
2020-05-02	AP	1187	40	834628.0
2020-05-03	AP	1482	43	834628.0
2020-05-04	AP	1733	49	834628.0
2020-05-05	AP	1931	55	845731.0
2020-05-06	AP	2046	56	845731.0
2020-05-07	AP	2199	61	845731.0
2020-05-08	AP	2322	66	845731.0
2020-05-09	AP	2493	69	845731.0
2020-05-10	AP	2613	72	845731.0
2020-05-11	AP	2671	73	845731.0
2020-05-12	AP	2910	86	845731.0
2020-05-13	AP	3005	94	845731.0
2020-05-14	AP	3428	101	845731.0
2020-05-15	AP	3630	103	845731.0
2020-05-16	AP	3834	108	845731.0
2020-05-17	AP	3952	119	845731.0
2020-05-18	AP	4023	127	845731.0
2020-05-19	AP	4310	136	845731.0
2020-05-20	AP	4549	142	845731.0
2020-05-21	AP	5188	151	845731.0
2020-05-22	AP	5655	157	845731.0
