## Supplementary material for "Assessing the nationwide impact of COVID-19 mitigation policies on the transmission rate of SARS-CoV-2 in Brazil": interior.csv

date	state	cases	deaths	population
2020-04-04	AP	1	0	27270.0
2020-04-05	AP	3	0	148634.0
2020-04-06	AP	4	1	148634.0
2020-04-07	AP	4	1	148634.0
2020-04-08	AP	12	1	148634.0
2020-04-09	AP	13	1	148634.0
2020-04-10	AP	20	1	148634.0
2020-04-11	AP	22	2	148634.0
2020-04-12	AP	33	2	148634.0
2020-04-13	AP	33	2	148634.0
2020-04-14	AP	47	2	208168.0
2020-04-15	AP	50	2	258578.0
2020-04-16	AP	59	2	258578.0
2020-04-17	AP	63	2	258578.0
2020-04-18	AP	72	2	258578.0
2020-04-19	AP	75	2	258578.0
2020-04-20	AP	77	2	258578.0
2020-04-21	AP	80	2	258578.0
2020-04-22	AP	87	2	263975.0
2020-04-23	AP	104	2	280477.0
2020-04-24	AP	135	2	285980.0
2020-04-25	AP	147	4	285980.0
2020-04-26	AP	185	5	312404.0
2020-04-27	AP	186	7	312404.0
2020-04-28	AP	210	7	312404.0
2020-04-29	AP	227	7	312404.0
2020-04-30	AP	253	8	312404.0
2020-05-01	AP	264	10	323521.0
2020-05-02	AP	295	11	331301.0
2020-05-03	AP	383	13	331301.0
2020-05-04	AP	470	15	331301.0
2020-05-05	AP	543	18	342404.0
2020-05-06	AP	595	19	342404.0
2020-05-07	AP	640	23	342404.0
2020-05-08	AP	706	24	342404.0
2020-05-09	AP	786	26	342404.0
2020-05-10	AP	823	29	342404.0
2020-05-11	AP	839	29	342404.0
2020-05-12	AP	944	33	342404.0
2020-05-13	AP	1015	37	342404.0
2020-05-14	AP	1075	39	342404.0
2020-05-15	AP	1117	40	342404.0
2020-05-16	AP	1195	42	342404.0
2020-05-17	AP	1278	47	342404.0
2020-05-18	AP	1331	52	342404.0
2020-05-19	AP	1420	58	342404.0
2020-05-20	AP	1637	60	342404.0
2020-05-21	AP	1931	64	342404.0
2020-05-22	AP	2319	66	342404.0
