## Supplementary material for "Assessing the nationwide impact of COVID-19 mitigation policies on the transmission rate of SARS-CoV-2 in Brazil": capital.csv

date	state	city	cases	deaths	population
2020-03-13	BA	Salvador	3	0	2872347.0
2020-03-14	BA	Salvador	3	0	2872347.0
2020-03-15	BA	Salvador	4	0	2872347.0
2020-03-16	BA	Salvador	4	0	2872347.0
2020-03-17	BA	Salvador	5	0	2872347.0
2020-03-18	BA	Salvador	17	0	2872347.0
2020-03-19	BA	Salvador	18	0	2872347.0
2020-03-20	BA	Salvador	18	0	2872347.0
2020-03-21	BA	Salvador	23	0	2872347.0
2020-03-22	BA	Salvador	33	0	2872347.0
2020-03-23	BA	Salvador	37	0	2872347.0
2020-03-24	BA	Salvador	45	0	2872347.0
2020-03-25	BA	Salvador	54	0	2872347.0
2020-03-26	BA	Salvador	60	0	2872347.0
2020-03-27	BA	Salvador	78	0	2872347.0
2020-03-28	BA	Salvador	81	0	2872347.0
2020-03-29	BA	Salvador	103	1	2872347.0
2020-03-30	BA	Salvador	117	2	2872347.0
2020-03-31	BA	Salvador	132	2	2872347.0
2020-04-01	BA	Salvador	153	2	2872347.0
2020-04-02	BA	Salvador	167	3	2872347.0
2020-04-03	BA	Salvador	183	5	2872347.0
2020-04-04	BA	Salvador	215	5	2872347.0
2020-04-05	BA	Salvador	244	7	2872347.0
2020-04-06	BA	Salvador	263	8	2872347.0
2020-04-07	BA	Salvador	269	10	2872347.0
2020-04-08	BA	Salvador	292	11	2872347.0
2020-04-09	BA	Salvador	314	11	2872347.0
2020-04-10	BA	Salvador	343	11	2872347.0
2020-04-11	BA	Salvador	355	11	2872347.0
2020-04-12	BA	Salvador	364	11	2872347.0
2020-04-13	BA	Salvador	390	11	2872347.0
2020-04-14	BA	Salvador	428	13	2872347.0
2020-04-15	BA	Salvador	522	15	2872347.0
2020-04-16	BA	Salvador	572	18	2872347.0
2020-04-17	BA	Salvador	643	18	2872347.0
2020-04-18	BA	Salvador	760	19	2872347.0
2020-04-19	BA	Salvador	764	22	2872347.0
2020-04-20	BA	Salvador	824	23	2872347.0
2020-04-21	BA	Salvador	927	23	2872347.0
2020-04-22	BA	Salvador	1039	27	2872347.0
2020-04-23	BA	Salvador	1137	34	2872347.0
2020-04-24	BA	Salvador	1223	37	2872347.0
2020-04-25	BA	Salvador	1308	38	2872347.0
2020-04-26	BA	Salvador	1362	39	2872347.0
2020-04-27	BA	Salvador	1435	48	2872347.0
2020-04-28	BA	Salvador	1583	56	2872347.0
2020-04-29	BA	Salvador	1645	62	2872347.0
2020-04-30	BA	Salvador	1790	67	2872347.0
2020-05-01	BA	Salvador	2001	76	2872347.0
2020-05-02	BA	Salvador	2106	78	2872347.0
2020-05-03	BA	Salvador	2253	80	2872347.0
2020-05-04	BA	Salvador	2377	91	2872347.0
2020-05-05	BA	Salvador	2606	95	2872347.0
2020-05-06	BA	Salvador	2754	98	2872347.0
2020-05-07	BA	Salvador	2884	101	2872347.0
2020-05-08	BA	Salvador	3136	118	2872347.0
2020-05-09	BA	Salvador	3349	127	2872347.0
2020-05-10	BA	Salvador	3677	128	2872347.0
2020-05-11	BA	Salvador	3891	138	2872347.0
2020-05-12	BA	Salvador	4120	145	2872347.0
2020-05-13	BA	Salvador	4362	148	2872347.0
2020-05-14	BA	Salvador	4632	167	2872347.0
2020-05-15	BA	Salvador	4843	181	2872347.0
2020-05-16	BA	Salvador	5280	184	2872347.0
2020-05-17	BA	Salvador	5330	189	2872347.0
2020-05-18	BA	Salvador	5339	202	2872347.0
2020-05-19	BA	Salvador	5331	215	2872347.0
2020-05-20	BA	Salvador	5331	241	2872347.0
2020-05-21	BA	Salvador	6880	248	2872347.0
2020-05-22	BA	Salvador	7118	257	2872347.0
