## Supplementary material for "Assessing the nationwide impact of COVID-19 mitigation policies on the transmission rate of SARS-CoV-2 in Brazil": estado.csv

date	state	cases	deaths	population
2020-03-06	BA	1	0	614872.0
2020-03-07	BA	2	0	614872.0
2020-03-08	BA	2	0	614872.0
2020-03-09	BA	2	0	614872.0
2020-03-10	BA	2	0	614872.0
2020-03-11	BA	3	0	614872.0
2020-03-12	BA	3	0	614872.0
2020-03-13	BA	7	0	3487219.0
2020-03-14	BA	7	0	3487219.0
2020-03-15	BA	9	0	3487219.0
2020-03-16	BA	10	0	3635905.0
2020-03-17	BA	14	0	3664079.0
2020-03-18	BA	27	0	3664079.0
2020-03-19	BA	31	0	4075742.0
2020-03-20	BA	34	0	4374874.0
2020-03-21	BA	41	0	4374874.0
2020-03-22	BA	55	0	4563466.0
2020-03-23	BA	63	0	5003334.0
2020-03-24	BA	79	0	5189658.0
2020-03-25	BA	91	0	5387219.0
2020-03-26	BA	108	0	5538815.0
2020-03-27	BA	123	0	5584688.0
2020-03-28	BA	127	0	5599267.0
2020-03-29	BA	156	1	5723654.0
2020-03-30	BA	176	2	5831690.0
2020-03-31	BA	217	2	6087220.0
2020-04-01	BA	246	2	6431414.0
2020-04-02	BA	267	3	6482520.0
2020-04-03	BA	290	6	6501698.0
2020-04-04	BA	336	7	6815654.0
2020-04-05	BA	401	9	6918848.0
2020-04-06	BA	437	10	7088386.0
2020-04-07	BA	462	14	7088386.0
2020-04-08	BA	515	18	7396320.0
2020-04-09	BA	568	19	7474813.0
2020-04-10	BA	616	19	7607713.0
2020-04-11	BA	640	21	7769117.0
2020-04-12	BA	674	21	7800589.0
2020-04-13	BA	723	22	7849188.0
2020-04-14	BA	776	26	7958372.0
2020-04-15	BA	884	28	8215873.0
2020-04-16	BA	967	34	8298470.0
2020-04-17	BA	1064	36	8395032.0
2020-04-18	BA	1200	40	8537023.0
2020-04-19	BA	1249	45	8596421.0
2020-04-20	BA	1377	47	8776705.0
2020-04-21	BA	1504	48	8916806.0
2020-04-22	BA	1645	53	9009264.0
2020-04-23	BA	1845	62	9061571.0
2020-04-24	BA	1979	67	9186760.0
2020-04-25	BA	2116	72	9333777.0
2020-04-26	BA	2248	74	9433481.0
2020-04-27	BA	2356	83	9470829.0
2020-04-28	BA	2564	93	9660783.0
2020-04-29	BA	2676	100	9773275.0
2020-04-30	BA	2867	106	9794118.0
2020-05-01	BA	3140	117	9812648.0
2020-05-02	BA	3315	123	10053432.0
2020-05-03	BA	3566	128	10137587.0
2020-05-04	BA	3734	141	10178595.0
2020-05-05	BA	4040	146	10243988.0
2020-05-06	BA	4301	160	10386359.0
2020-05-07	BA	4528	165	10461708.0
2020-05-08	BA	4819	183	10470651.0
2020-05-09	BA	5175	196	10560260.0
2020-05-10	BA	5559	202	10740213.0
2020-05-11	BA	5808	214	10769247.0
2020-05-12	BA	6205	225	10947251.0
2020-05-13	BA	6549	236	11034986.0
2020-05-14	BA	6956	262	11314871.0
2020-05-15	BA	8130	281	11655357.0
2020-05-16	BA	8316	286	11704775.0
2020-05-17	BA	8444	295	11704775.0
2020-05-18	BA	8882	312	11823006.0
2020-05-19	BA	11014	326	12005964.0
2020-05-20	BA	11198	362	12073076.0
2020-05-21	BA	11942	376	12198738.0
2020-05-22	BA	12558	399	12319401.0
