## Supplementary material for "Assessing the nationwide impact of COVID-19 mitigation policies on the transmission rate of SARS-CoV-2 in Brazil": interior.csv

date	state	cases	deaths	population
2020-03-06	BA	1	0	614872.0
2020-03-07	BA	2	0	614872.0
2020-03-08	BA	2	0	614872.0
2020-03-09	BA	2	0	614872.0
2020-03-10	BA	2	0	614872.0
2020-03-11	BA	3	0	614872.0
2020-03-12	BA	3	0	614872.0
2020-03-13	BA	4	0	614872.0
2020-03-14	BA	4	0	614872.0
2020-03-15	BA	5	0	614872.0
2020-03-16	BA	6	0	763558.0
2020-03-17	BA	9	0	791732.0
2020-03-18	BA	10	0	791732.0
2020-03-19	BA	13	0	1203395.0
2020-03-20	BA	16	0	1502527.0
2020-03-21	BA	18	0	1502527.0
2020-03-22	BA	22	0	1691119.0
2020-03-23	BA	26	0	2130987.0
2020-03-24	BA	34	0	2317311.0
2020-03-25	BA	37	0	2514872.0
2020-03-26	BA	48	0	2666468.0
2020-03-27	BA	45	0	2712341.0
2020-03-28	BA	46	0	2726920.0
2020-03-29	BA	53	0	2851307.0
2020-03-30	BA	59	0	2959343.0
2020-03-31	BA	85	0	3214873.0
2020-04-01	BA	93	0	3559067.0
2020-04-02	BA	100	0	3610173.0
2020-04-03	BA	107	1	3629351.0
2020-04-04	BA	121	2	3943307.0
2020-04-05	BA	157	2	4046501.0
2020-04-06	BA	174	2	4216039.0
2020-04-07	BA	193	4	4216039.0
2020-04-08	BA	223	7	4523973.0
2020-04-09	BA	254	8	4602466.0
2020-04-10	BA	273	8	4735366.0
2020-04-11	BA	285	10	4896770.0
2020-04-12	BA	310	10	4928242.0
2020-04-13	BA	333	11	4976841.0
2020-04-14	BA	348	13	5086025.0
2020-04-15	BA	362	13	5343526.0
2020-04-16	BA	395	16	5426123.0
2020-04-17	BA	421	18	5522685.0
2020-04-18	BA	440	21	5664676.0
2020-04-19	BA	485	23	5724074.0
2020-04-20	BA	553	24	5904358.0
2020-04-21	BA	577	25	6044459.0
2020-04-22	BA	606	26	6136917.0
2020-04-23	BA	708	28	6189224.0
2020-04-24	BA	756	30	6314413.0
2020-04-25	BA	808	34	6461430.0
2020-04-26	BA	886	35	6561134.0
2020-04-27	BA	921	35	6598482.0
2020-04-28	BA	981	37	6788436.0
2020-04-29	BA	1031	38	6900928.0
2020-04-30	BA	1077	39	6921771.0
2020-05-01	BA	1139	41	6940301.0
2020-05-02	BA	1209	45	7181085.0
2020-05-03	BA	1313	48	7265240.0
2020-05-04	BA	1357	50	7306248.0
2020-05-05	BA	1434	51	7371641.0
2020-05-06	BA	1547	62	7514012.0
2020-05-07	BA	1644	64	7589361.0
2020-05-08	BA	1683	65	7598304.0
2020-05-09	BA	1826	69	7687913.0
2020-05-10	BA	1882	74	7867866.0
2020-05-11	BA	1917	76	7896900.0
2020-05-12	BA	2085	80	8074904.0
2020-05-13	BA	2187	88	8162639.0
2020-05-14	BA	2324	95	8442524.0
2020-05-15	BA	2680	100	8783010.0
2020-05-16	BA	3036	102	8832428.0
2020-05-17	BA	3114	106	8832428.0
2020-05-18	BA	3543	110	8950659.0
2020-05-19	BA	4302	111	9133617.0
2020-05-20	BA	4682	121	9200729.0
2020-05-21	BA	5062	128	9326391.0
2020-05-22	BA	5440	142	9447054.0
