## Supplementary material for "Assessing the nationwide impact of COVID-19 mitigation policies on the transmission rate of SARS-CoV-2 in Brazil": capital.csv

date	state	city	cases	deaths	population
2020-03-16	CE	Fortaleza	8	0	2669342.0
2020-03-17	CE	Fortaleza	9	0	2669342.0
2020-03-18	CE	Fortaleza	17	0	2669342.0
2020-03-19	CE	Fortaleza	17	0	2669342.0
2020-03-20	CE	Fortaleza	63	0	2669342.0
2020-03-21	CE	Fortaleza	76	0	2669342.0
2020-03-22	CE	Fortaleza	116	0	2669342.0
2020-03-23	CE	Fortaleza	151	0	2669342.0
2020-03-24	CE	Fortaleza	170	0	2669342.0
2020-03-25	CE	Fortaleza	196	0	2669342.0
2020-03-26	CE	Fortaleza	224	3	2669342.0
2020-03-27	CE	Fortaleza	268	3	2669342.0
2020-03-28	CE	Fortaleza	304	4	2669342.0
2020-03-29	CE	Fortaleza	338	5	2669342.0
2020-03-30	CE	Fortaleza	353	5	2669342.0
2020-03-31	CE	Fortaleza	371	6	2669342.0
2020-04-01	CE	Fortaleza	413	6	2669342.0
2020-04-02	CE	Fortaleza	526	0	2669342.0
2020-04-03	CE	Fortaleza	600	17	2669342.0
2020-04-04	CE	Fortaleza	681	18	2669342.0
2020-04-05	CE	Fortaleza	869	26	2669342.0
2020-04-06	CE	Fortaleza	929	27	2669342.0
2020-04-07	CE	Fortaleza	1053	30	2669342.0
2020-04-08	CE	Fortaleza	1238	45	2669342.0
2020-04-09	CE	Fortaleza	1283	45	2669342.0
2020-04-10	CE	Fortaleza	1366	53	2669342.0
2020-04-11	CE	Fortaleza	1457	58	2669342.0
2020-04-12	CE	Fortaleza	1529	59	2669342.0
2020-04-13	CE	Fortaleza	1686	78	2669342.0
2020-04-14	CE	Fortaleza	1794	86	2669342.0
2020-04-15	CE	Fortaleza	1946	93	2669342.0
2020-04-16	CE	Fortaleza	2041	95	2669342.0
2020-04-17	CE	Fortaleza	2300	119	2669342.0
2020-04-18	CE	Fortaleza	2562	141	2669342.0
2020-04-19	CE	Fortaleza	2688	148	2669342.0
2020-04-20	CE	Fortaleza	2840	164	2669342.0
2020-04-21	CE	Fortaleza	3018	176	2669342.0
2020-04-22	CE	Fortaleza	3303	189	2669342.0
2020-04-23	CE	Fortaleza	3791	212	2669342.0
2020-04-24	CE	Fortaleza	4063	228	2669342.0
2020-04-25	CE	Fortaleza	4541	259	2669342.0
2020-04-26	CE	Fortaleza	4991	295	2669342.0
2020-04-27	CE	Fortaleza	5326	316	2669342.0
2020-04-28	CE	Fortaleza	5481	329	2669342.0
2020-04-29	CE	Fortaleza	5712	349	2669342.0
2020-04-30	CE	Fortaleza	5970	381	2669342.0
2020-05-01	CE	Fortaleza	6082	413	2669342.0
2020-05-02	CE	Fortaleza	6353	498	2669342.0
2020-05-03	CE	Fortaleza	6417	528	2669342.0
2020-05-04	CE	Fortaleza	8198	553	2669342.0
2020-05-05	CE	Fortaleza	8509	608	2669342.0
2020-05-06	CE	Fortaleza	9061	651	2669342.0
2020-05-07	CE	Fortaleza	9669	694	2669342.0
2020-05-08	CE	Fortaleza	10476	761	2669342.0
2020-05-09	CE	Fortaleza	10995	809	2669342.0
2020-05-10	CE	Fortaleza	11556	840	2669342.0
2020-05-11	CE	Fortaleza	11935	893	2669342.0
2020-05-12	CE	Fortaleza	12484	950	2669342.0
2020-05-13	CE	Fortaleza	13037	1022	2669342.0
2020-05-14	CE	Fortaleza	13777	1039	2669342.0
2020-05-15	CE	Fortaleza	14690	1137	2669342.0
2020-05-16	CE	Fortaleza	15162	1163	2669342.0
2020-05-17	CE	Fortaleza	15371	1174	2669342.0
2020-05-18	CE	Fortaleza	16169	1253	2669342.0
2020-05-19	CE	Fortaleza	16784	1307	2669342.0
2020-05-20	CE	Fortaleza	18010	1333	2669342.0
2020-05-21	CE	Fortaleza	18644	1503	2669342.0
2020-05-22	CE	Fortaleza	19270	1548	2669342.0
