## Supplementary material for "Assessing the nationwide impact of COVID-19 mitigation policies on the transmission rate of SARS-CoV-2 in Brazil": estado.csv

date	state	cases	deaths	population
2020-03-16	CE	9	0	2749613.0
2020-03-17	CE	10	0	2749613.0
2020-03-18	CE	19	0	2958548.0
2020-03-19	CE	20	0	2958548.0
2020-03-20	CE	68	0	3249235.0
2020-03-21	CE	84	0	3249235.0
2020-03-22	CE	125	0	3249235.0
2020-03-23	CE	164	0	3249235.0
2020-03-24	CE	185	0	3297197.0
2020-03-25	CE	211	0	3297197.0
2020-03-26	CE	237	3	3297197.0
2020-03-27	CE	282	3	3426175.0
2020-03-28	CE	322	4	3875303.0
2020-03-29	CE	359	5	4141169.0
2020-03-30	CE	382	5	4194742.0
2020-03-31	CE	401	7	4238445.0
2020-04-01	CE	445	9	4368009.0
2020-04-02	CE	565	0	4652742.0
2020-04-03	CE	658	22	4760782.0
2020-04-04	CE	745	23	4828119.0
2020-04-05	CE	963	35	5378515.0
2020-04-06	CE	1046	36	5665900.0
2020-04-07	CE	1189	40	5737643.0
2020-04-08	CE	1394	57	5809201.0
2020-04-09	CE	1445	57	5849922.0
2020-04-10	CE	1558	67	6159886.0
2020-04-11	CE	1668	74	6240947.0
2020-04-12	CE	1747	76	6313150.0
2020-04-13	CE	1936	100	6437737.0
2020-04-14	CE	2072	111	6512976.0
2020-04-15	CE	2292	124	6916094.0
2020-04-16	CE	2412	135	6998003.0
2020-04-17	CE	2747	155	7210996.0
2020-04-18	CE	3062	180	7293834.0
2020-04-19	CE	3308	189	7529989.0
2020-04-20	CE	3487	206	7585902.0
2020-04-21	CE	3686	221	7687871.0
2020-04-22	CE	4116	239	7769366.0
2020-04-23	CE	4702	271	7856198.0
2020-04-24	CE	5121	293	8105490.0
2020-04-25	CE	5667	326	8250631.0
2020-04-26	CE	6260	376	8338204.0
2020-04-27	CE	6783	397	8441370.0
2020-04-28	CE	6985	417	8461061.0
2020-04-29	CE	7411	450	8508563.0
2020-04-30	CE	7861	492	8603368.0
2020-05-01	CE	8000	539	8638160.0
2020-05-02	CE	8309	638	8638160.0
2020-05-03	CE	8379	677	8671538.0
2020-05-04	CE	11040	712	8913068.0
2020-05-05	CE	11470	795	8913068.0
2020-05-06	CE	12310	849	8913068.0
2020-05-07	CE	13888	903	8978132.0
2020-05-08	CE	15134	997	8995832.0
2020-05-09	CE	15879	1062	8995832.0
2020-05-10	CE	16692	1114	9017828.0
2020-05-11	CE	17599	1189	9040536.0
2020-05-12	CE	18412	1280	9040536.0
2020-05-13	CE	19156	1389	9040536.0
2020-05-14	CE	21077	1413	9047069.0
2020-05-15	CE	23059	1566	9047069.0
2020-05-16	CE	23795	1614	9047069.0
2020-05-17	CE	24255	1641	9047069.0
2020-05-18	CE	26363	1748	9081216.0
2020-05-19	CE	28112	1856	9089808.0
2020-05-20	CE	30560	1900	9096096.0
2020-05-21	CE	31413	2161	9096096.0
2020-05-22	CE	34573	2251	9119648.0
