## Supplementary material for "Assessing the nationwide impact of COVID-19 mitigation policies on the transmission rate of SARS-CoV-2 in Brazil": interior.csv

date	state	cases	deaths	population
2020-03-16	CE	1	0	80271.0
2020-03-17	CE	1	0	80271.0
2020-03-18	CE	2	0	289206.0
2020-03-19	CE	3	0	289206.0
2020-03-20	CE	5	0	579893.0
2020-03-21	CE	8	0	579893.0
2020-03-22	CE	9	0	579893.0
2020-03-23	CE	13	0	579893.0
2020-03-24	CE	15	0	627855.0
2020-03-25	CE	15	0	627855.0
2020-03-26	CE	13	0	627855.0
2020-03-27	CE	14	0	756833.0
2020-03-28	CE	18	0	1205961.0
2020-03-29	CE	21	0	1471827.0
2020-03-30	CE	29	0	1525400.0
2020-03-31	CE	30	1	1569103.0
2020-04-01	CE	32	3	1698667.0
2020-04-02	CE	39	0	1983400.0
2020-04-03	CE	58	5	2091440.0
2020-04-04	CE	64	5	2158777.0
2020-04-05	CE	94	9	2709173.0
2020-04-06	CE	117	9	2996558.0
2020-04-07	CE	136	10	3068301.0
2020-04-08	CE	156	12	3139859.0
2020-04-09	CE	162	12	3180580.0
2020-04-10	CE	192	14	3490544.0
2020-04-11	CE	211	16	3571605.0
2020-04-12	CE	218	17	3643808.0
2020-04-13	CE	250	22	3768395.0
2020-04-14	CE	278	25	3843634.0
2020-04-15	CE	346	31	4246752.0
2020-04-16	CE	371	40	4328661.0
2020-04-17	CE	447	36	4541654.0
2020-04-18	CE	500	39	4624492.0
2020-04-19	CE	620	41	4860647.0
2020-04-20	CE	647	42	4916560.0
2020-04-21	CE	668	45	5018529.0
2020-04-22	CE	813	50	5100024.0
2020-04-23	CE	911	59	5186856.0
2020-04-24	CE	1058	65	5436148.0
2020-04-25	CE	1126	67	5581289.0
2020-04-26	CE	1269	81	5668862.0
2020-04-27	CE	1457	81	5772028.0
2020-04-28	CE	1504	88	5791719.0
2020-04-29	CE	1699	101	5839221.0
2020-04-30	CE	1891	111	5934026.0
2020-05-01	CE	1918	126	5968818.0
2020-05-02	CE	1956	140	5968818.0
2020-05-03	CE	1962	149	6002196.0
2020-05-04	CE	2842	159	6243726.0
2020-05-05	CE	2961	187	6243726.0
2020-05-06	CE	3249	198	6243726.0
2020-05-07	CE	4219	209	6308790.0
2020-05-08	CE	4658	236	6326490.0
2020-05-09	CE	4884	253	6326490.0
2020-05-10	CE	5136	274	6348486.0
2020-05-11	CE	5664	296	6371194.0
2020-05-12	CE	5928	330	6371194.0
2020-05-13	CE	6119	367	6371194.0
2020-05-14	CE	7300	374	6377727.0
2020-05-15	CE	8369	429	6377727.0
2020-05-16	CE	8633	451	6377727.0
2020-05-17	CE	8884	467	6377727.0
2020-05-18	CE	10194	495	6411874.0
2020-05-19	CE	11328	549	6420466.0
2020-05-20	CE	12550	567	6426754.0
2020-05-21	CE	12769	658	6426754.0
2020-05-22	CE	15303	703	6450306.0
