## Supplementary material for "Assessing the nationwide impact of COVID-19 mitigation policies on the transmission rate of SARS-CoV-2 in Brazil": estado.csv

date	state	cases	deaths	population
2020-03-07	DF	1	0	3015268.0
2020-03-08	DF	1	0	3015268.0
2020-03-09	DF	1	0	3015268.0
2020-03-10	DF	1	0	3015268.0
2020-03-11	DF	2	0	3015268.0
2020-03-12	DF	2	0	3015268.0
2020-03-13	DF	2	0	3015268.0
2020-03-14	DF	8	0	3015268.0
2020-03-15	DF	14	0	3015268.0
2020-03-16	DF	19	0	3015268.0
2020-03-17	DF	19	0	3015268.0
2020-03-18	DF	34	0	3015268.0
2020-03-19	DF	42	0	3015268.0
2020-03-20	DF	87	0	3015268.0
2020-03-21	DF	108	0	3015268.0
2020-03-22	DF	117	0	3015268.0
2020-03-23	DF	138	0	3015268.0
2020-03-24	DF	161	0	3015268.0
2020-03-25	DF	195	0	3015268.0
2020-03-26	DF	201	0	3015268.0
2020-03-27	DF	241	0	3015268.0
2020-03-28	DF	260	0	3015268.0
2020-03-29	DF	298	1	3015268.0
2020-03-30	DF	312	2	3015268.0
2020-03-31	DF	333	3	3015268.0
2020-04-01	DF	370	4	3015268.0
2020-04-02	DF	400	5	3015268.0
2020-04-03	DF	419	6	3015268.0
2020-04-04	DF	456	7	3015268.0
2020-04-05	DF	468	7	3015268.0
2020-04-06	DF	485	10	3015268.0
2020-04-07	DF	503	12	3015268.0
2020-04-08	DF	509	12	3015268.0
2020-04-09	DF	527	13	3015268.0
2020-04-10	DF	556	14	3015268.0
2020-04-11	DF	592	14	3015268.0
2020-04-12	DF	618	14	3015268.0
2020-04-13	DF	641	15	3015268.0
2020-04-14	DF	651	17	3015268.0
2020-04-15	DF	688	17	3015268.0
2020-04-16	DF	727	20	3015268.0
2020-04-17	DF	756	24	3015268.0
2020-04-18	DF	796	24	3015268.0
2020-04-19	DF	860	24	3015268.0
2020-04-20	DF	875	24	3015268.0
2020-04-21	DF	913	24	3015268.0
2020-04-22	DF	959	25	3015268.0
2020-04-23	DF	968	26	3015268.0
2020-04-24	DF	1012	26	3015268.0
2020-04-25	DF	1020	27	3015268.0
2020-04-26	DF	1125	27	3015268.0
2020-04-27	DF	1189	28	3015268.0
2020-04-28	DF	1230	28	3015268.0
2020-04-29	DF	1313	28	3015268.0
2020-04-30	DF	1423	30	3015268.0
2020-05-01	DF	1546	31	3015268.0
2020-05-02	DF	1605	32	3015268.0
2020-05-03	DF	1720	33	3015268.0
2020-05-04	DF	1793	33	3015268.0
2020-05-05	DF	1837	34	3015268.0
2020-05-06	DF	2046	35	3015268.0
2020-05-07	DF	2258	35	3015268.0
2020-05-08	DF	2442	37	3015268.0
2020-05-09	DF	2576	39	3015268.0
2020-05-10	DF	2682	42	3015268.0
2020-05-11	DF	2799	44	3015268.0
2020-05-12	DF	2979	46	3015268.0
2020-05-13	DF	3192	48	3015268.0
2020-05-14	DF	3416	51	3015268.0
2020-05-15	DF	3787	55	3015268.0
2020-05-16	DF	4140	56	3015268.0
2020-05-17	DF	4368	58	3015268.0
2020-05-18	DF	4618	66	3015268.0
2020-05-19	DF	4853	72	3015268.0
2020-05-20	DF	5271	78	3015268.0
2020-05-21	DF	5542	84	3015268.0
2020-05-22	DF	5948	90	3015268.0
