## Supplementary material for "Assessing the nationwide impact of COVID-19 mitigation policies on the transmission rate of SARS-CoV-2 in Brazil": capital.csv

date	state	city	cases	deaths	population
2020-03-19	ES	Vitória	5	0	362097.0
2020-03-20	ES	Vitória	6	0	362097.0
2020-03-21	ES	Vitória	11	0	362097.0
2020-03-22	ES	Vitória	11	0	362097.0
2020-03-23	ES	Vitória	14	0	362097.0
2020-03-24	ES	Vitória	15	0	362097.0
2020-03-25	ES	Vitória	15	0	362097.0
2020-03-26	ES	Vitória	17	0	362097.0
2020-03-27	ES	Vitória	18	0	362097.0
2020-03-28	ES	Vitória	20	0	362097.0
2020-03-29	ES	Vitória	21	0	362097.0
2020-03-30	ES	Vitória	26	0	362097.0
2020-03-31	ES	Vitória	28	0	362097.0
2020-04-01	ES	Vitória	34	0	362097.0
2020-04-02	ES	Vitória	36	0	362097.0
2020-04-03	ES	Vitória	39	2	362097.0
2020-04-04	ES	Vitória	43	2	362097.0
2020-04-05	ES	Vitória	62	2	362097.0
2020-04-06	ES	Vitória	64	2	362097.0
2020-04-07	ES	Vitória	65	2	362097.0
2020-04-08	ES	Vitória	77	2	362097.0
2020-04-09	ES	Vitória	81	2	362097.0
2020-04-10	ES	Vitória	96	2	362097.0
2020-04-11	ES	Vitória	101	2	362097.0
2020-04-12	ES	Vitória	111	4	362097.0
2020-04-13	ES	Vitória	119	6	362097.0
2020-04-14	ES	Vitória	135	6	362097.0
2020-04-15	ES	Vitória	175	6	362097.0
2020-04-16	ES	Vitória	208	8	362097.0
2020-04-17	ES	Vitória	209	8	362097.0
2020-04-18	ES	Vitória	244	9	362097.0
2020-04-19	ES	Vitória	259	9	362097.0
2020-04-20	ES	Vitória	265	9	362097.0
2020-04-21	ES	Vitória	290	9	362097.0
2020-04-22	ES	Vitória	291	9	362097.0
2020-04-23	ES	Vitória	312	10	362097.0
2020-04-24	ES	Vitória	346	10	362097.0
2020-04-25	ES	Vitória	356	11	362097.0
2020-04-26	ES	Vitória	382	11	362097.0
2020-04-27	ES	Vitória	419	12	362097.0
2020-04-28	ES	Vitória	452	13	362097.0
2020-04-29	ES	Vitória	526	15	362097.0
2020-04-30	ES	Vitória	554	16	362097.0
2020-05-01	ES	Vitória	588	18	362097.0
2020-05-02	ES	Vitória	621	18	362097.0
2020-05-03	ES	Vitória	628	20	362097.0
2020-05-04	ES	Vitória	652	23	362097.0
2020-05-05	ES	Vitória	699	24	362097.0
2020-05-06	ES	Vitória	726	27	362097.0
2020-05-07	ES	Vitória	781	30	362097.0
2020-05-08	ES	Vitória	815	31	362097.0
2020-05-09	ES	Vitória	835	32	362097.0
2020-05-10	ES	Vitória	860	33	362097.0
2020-05-11	ES	Vitória	902	39	362097.0
2020-05-12	ES	Vitória	944	44	362097.0
2020-05-13	ES	Vitória	982	47	362097.0
2020-05-14	ES	Vitória	1036	49	362097.0
2020-05-15	ES	Vitória	1088	51	362097.0
2020-05-16	ES	Vitória	1209	55	362097.0
2020-05-17	ES	Vitória	1249	56	362097.0
2020-05-18	ES	Vitória	1351	58	362097.0
2020-05-19	ES	Vitória	1475	61	362097.0
2020-05-20	ES	Vitória	1613	68	362097.0
2020-05-21	ES	Vitória	1664	68	362097.0
2020-05-22	ES	Vitória	1748	72	362097.0
