## Supplementary material for "Assessing the nationwide impact of COVID-19 mitigation policies on the transmission rate of SARS-CoV-2 in Brazil": estado.csv

date	state	cases	deaths	population
2020-03-19	ES	13	0	1029490.0
2020-03-20	ES	16	0	1619747.0
2020-03-21	ES	26	0	1619747.0
2020-03-22	ES	26	0	1619747.0
2020-03-23	ES	33	0	2160847.0
2020-03-24	ES	40	0	2160847.0
2020-03-25	ES	40	0	2160847.0
2020-03-26	ES	48	0	2198381.0
2020-03-27	ES	54	0	2210796.0
2020-03-28	ES	61	0	2370003.0
2020-03-29	ES	72	0	2500614.0
2020-03-30	ES	85	0	2500614.0
2020-03-31	ES	97	0	2586689.0
2020-04-01	ES	120	0	2718495.0
2020-04-02	ES	139	2	2770074.0
2020-04-03	ES	153	5	2892573.0
2020-04-04	ES	166	6	2892573.0
2020-04-05	ES	194	6	2892573.0
2020-04-06	ES	209	6	2905052.0
2020-04-07	ES	227	6	2970199.0
2020-04-08	ES	273	6	2995476.0
2020-04-09	ES	300	7	2995476.0
2020-04-10	ES	349	8	3033423.0
2020-04-11	ES	383	9	3043979.0
2020-04-12	ES	430	14	3070804.0
2020-04-13	ES	463	17	3070804.0
2020-04-14	ES	557	18	3123427.0
2020-04-15	ES	734	21	3147443.0
2020-04-16	ES	935	28	3255158.0
2020-04-17	ES	952	28	3255158.0
2020-04-18	ES	1099	30	3255158.0
2020-04-19	ES	1195	34	3284436.0
2020-04-20	ES	1212	34	3284436.0
2020-04-21	ES	1313	34	3392614.0
2020-04-22	ES	1351	37	3392614.0
2020-04-23	ES	1453	43	3392614.0
2020-04-24	ES	1665	47	3409308.0
2020-04-25	ES	1711	52	3409308.0
2020-04-26	ES	1819	57	3461667.0
2020-04-27	ES	1944	63	3461667.0
2020-04-28	ES	2164	77	4018650.0
2020-04-29	ES	2538	84	4018650.0
2020-04-30	ES	2688	93	4018650.0
2020-05-01	ES	2913	101	4018650.0
2020-05-02	ES	3104	104	4018650.0
2020-05-03	ES	3208	115	4018650.0
2020-05-04	ES	3351	123	4018650.0
2020-05-05	ES	3540	133	4018650.0
2020-05-06	ES	3714	146	4018650.0
2020-05-07	ES	3988	157	4018650.0
2020-05-08	ES	4242	165	4018650.0
2020-05-09	ES	4412	172	4018650.0
2020-05-10	ES	4599	181	4018650.0
2020-05-11	ES	4819	196	4018650.0
2020-05-12	ES	5087	212	4018650.0
2020-05-13	ES	5401	233	4018650.0
2020-05-14	ES	5813	249	4018650.0
2020-05-15	ES	6198	260	4018650.0
2020-05-16	ES	6595	271	4018650.0
2020-05-17	ES	6744	285	4018650.0
2020-05-18	ES	7157	302	4018650.0
2020-05-19	ES	7693	325	4018650.0
2020-05-20	ES	8495	346	4018650.0
2020-05-21	ES	8878	363	4018650.0
2020-05-22	ES	9520	397	4018650.0
