## Supplementary material for "Assessing the nationwide impact of COVID-19 mitigation policies on the transmission rate of SARS-CoV-2 in Brazil": interior.csv

date	state	cases	deaths	population
2020-03-19	ES	8	0	667393.0
2020-03-20	ES	10	0	1257650.0
2020-03-21	ES	15	0	1257650.0
2020-03-22	ES	15	0	1257650.0
2020-03-23	ES	19	0	1798750.0
2020-03-24	ES	25	0	1798750.0
2020-03-25	ES	25	0	1798750.0
2020-03-26	ES	31	0	1836284.0
2020-03-27	ES	36	0	1848699.0
2020-03-28	ES	41	0	2007906.0
2020-03-29	ES	51	0	2138517.0
2020-03-30	ES	59	0	2138517.0
2020-03-31	ES	69	0	2224592.0
2020-04-01	ES	86	0	2356398.0
2020-04-02	ES	103	2	2407977.0
2020-04-03	ES	114	3	2530476.0
2020-04-04	ES	123	4	2530476.0
2020-04-05	ES	132	4	2530476.0
2020-04-06	ES	145	4	2542955.0
2020-04-07	ES	162	4	2608102.0
2020-04-08	ES	196	4	2633379.0
2020-04-09	ES	219	5	2633379.0
2020-04-10	ES	253	6	2671326.0
2020-04-11	ES	282	7	2681882.0
2020-04-12	ES	319	10	2708707.0
2020-04-13	ES	344	11	2708707.0
2020-04-14	ES	422	12	2761330.0
2020-04-15	ES	559	15	2785346.0
2020-04-16	ES	727	20	2893061.0
2020-04-17	ES	743	20	2893061.0
2020-04-18	ES	855	21	2893061.0
2020-04-19	ES	936	25	2922339.0
2020-04-20	ES	947	25	2922339.0
2020-04-21	ES	1023	25	3030517.0
2020-04-22	ES	1060	28	3030517.0
2020-04-23	ES	1141	33	3030517.0
2020-04-24	ES	1319	37	3047211.0
2020-04-25	ES	1355	41	3047211.0
2020-04-26	ES	1437	46	3099570.0
2020-04-27	ES	1525	51	3099570.0
2020-04-28	ES	1712	64	3656553.0
2020-04-29	ES	2012	69	3656553.0
2020-04-30	ES	2134	77	3656553.0
2020-05-01	ES	2325	83	3656553.0
2020-05-02	ES	2483	86	3656553.0
2020-05-03	ES	2580	95	3656553.0
2020-05-04	ES	2699	100	3656553.0
2020-05-05	ES	2841	109	3656553.0
2020-05-06	ES	2988	119	3656553.0
2020-05-07	ES	3207	127	3656553.0
2020-05-08	ES	3427	134	3656553.0
2020-05-09	ES	3577	140	3656553.0
2020-05-10	ES	3739	148	3656553.0
2020-05-11	ES	3917	157	3656553.0
2020-05-12	ES	4143	168	3656553.0
2020-05-13	ES	4419	186	3656553.0
2020-05-14	ES	4777	200	3656553.0
2020-05-15	ES	5110	209	3656553.0
2020-05-16	ES	5386	216	3656553.0
2020-05-17	ES	5495	229	3656553.0
2020-05-18	ES	5806	244	3656553.0
2020-05-19	ES	6218	264	3656553.0
2020-05-20	ES	6882	278	3656553.0
2020-05-21	ES	7214	295	3656553.0
2020-05-22	ES	7772	325	3656553.0
