## Supplementary material for "Assessing the nationwide impact of COVID-19 mitigation policies on the transmission rate of SARS-CoV-2 in Brazil": capital.csv

date	state	city	cases	deaths	population
2020-03-12	GO	Goiânia	2	0	1516113.0
2020-03-13	GO	Goiânia	2	0	1516113.0
2020-03-14	GO	Goiânia	3	0	1516113.0
2020-03-15	GO	Goiânia	3	0	1516113.0
2020-03-16	GO	Goiânia	5	0	1516113.0
2020-03-17	GO	Goiânia	5	0	1516113.0
2020-03-18	GO	Goiânia	5	0	1516113.0
2020-03-19	GO	Goiânia	7	0	1516113.0
2020-03-20	GO	Goiânia	9	0	1516113.0
2020-03-21	GO	Goiânia	9	0	1516113.0
2020-03-22	GO	Goiânia	11	0	1516113.0
2020-03-23	GO	Goiânia	12	0	1516113.0
2020-03-24	GO	Goiânia	15	0	1516113.0
2020-03-25	GO	Goiânia	15	0	1516113.0
2020-03-26	GO	Goiânia	21	0	1516113.0
2020-03-27	GO	Goiânia	26	0	1516113.0
2020-03-28	GO	Goiânia	33	0	1516113.0
2020-03-29	GO	Goiânia	33	0	1516113.0
2020-03-30	GO	Goiânia	35	0	1516113.0
2020-03-31	GO	Goiânia	39	0	1516113.0
2020-04-01	GO	Goiânia	42	0	1516113.0
2020-04-02	GO	Goiânia	43	0	1516113.0
2020-04-03	GO	Goiânia	50	1	1516113.0
2020-04-04	GO	Goiânia	65	1	1516113.0
2020-04-05	GO	Goiânia	73	2	1516113.0
2020-04-06	GO	Goiânia	73	4	1516113.0
2020-04-07	GO	Goiânia	76	4	1516113.0
2020-04-08	GO	Goiânia	85	4	1516113.0
2020-04-09	GO	Goiânia	102	4	1516113.0
2020-04-10	GO	Goiânia	109	5	1516113.0
2020-04-11	GO	Goiânia	114	5	1516113.0
2020-04-12	GO	Goiânia	126	7	1516113.0
2020-04-13	GO	Goiânia	130	7	1516113.0
2020-04-14	GO	Goiânia	160	7	1516113.0
2020-04-15	GO	Goiânia	176	7	1516113.0
2020-04-16	GO	Goiânia	182	8	1516113.0
2020-04-17	GO	Goiânia	188	8	1516113.0
2020-04-18	GO	Goiânia	226	10	1516113.0
2020-04-19	GO	Goiânia	231	10	1516113.0
2020-04-20	GO	Goiânia	230	10	1516113.0
2020-04-21	GO	Goiânia	240	10	1516113.0
2020-04-22	GO	Goiânia	255	10	1516113.0
2020-04-23	GO	Goiânia	257	11	1516113.0
2020-04-24	GO	Goiânia	267	11	1516113.0
2020-04-25	GO	Goiânia	273	11	1516113.0
2020-04-26	GO	Goiânia	333	11	1516113.0
2020-04-27	GO	Goiânia	364	12	1516113.0
2020-04-28	GO	Goiânia	392	12	1516113.0
2020-04-29	GO	Goiânia	404	12	1516113.0
2020-04-30	GO	Goiânia	453	12	1516113.0
2020-05-01	GO	Goiânia	457	12	1516113.0
2020-05-02	GO	Goiânia	467	12	1516113.0
2020-05-03	GO	Goiânia	487	12	1516113.0
2020-05-04	GO	Goiânia	496	12	1516113.0
2020-05-05	GO	Goiânia	545	14	1516113.0
2020-05-06	GO	Goiânia	545	14	1516113.0
2020-05-07	GO	Goiânia	547	21	1516113.0
2020-05-08	GO	Goiânia	550	23	1516113.0
2020-05-09	GO	Goiânia	550	23	1516113.0
2020-05-10	GO	Goiânia	550	23	1516113.0
2020-05-11	GO	Goiânia	578	23	1516113.0
2020-05-12	GO	Goiânia	585	24	1516113.0
2020-05-13	GO	Goiânia	665	27	1516113.0
2020-05-14	GO	Goiânia	758	31	1516113.0
2020-05-15	GO	Goiânia	873	30	1516113.0
2020-05-16	GO	Goiânia	890	30	1516113.0
2020-05-17	GO	Goiânia	921	30	1516113.0
2020-05-18	GO	Goiânia	935	30	1516113.0
2020-05-19	GO	Goiânia	964	30	1516113.0
2020-05-20	GO	Goiânia	1028	34	1516113.0
2020-05-21	GO	Goiânia	1049	36	1516113.0
2020-05-22	GO	Goiânia	1163	41	1516113.0
