## Supplementary material for "Assessing the nationwide impact of COVID-19 mitigation policies on the transmission rate of SARS-CoV-2 in Brazil": estado.csv

date	state	cases	deaths	population
2020-03-12	GO	3	0	1751760.0
2020-03-13	GO	3	0	1751760.0
2020-03-14	GO	4	0	1751760.0
2020-03-15	GO	4	0	1751760.0
2020-03-16	GO	9	0	2138683.0
2020-03-17	GO	10	0	2138683.0
2020-03-18	GO	12	0	2817744.0
2020-03-19	GO	15	0	2817744.0
2020-03-20	GO	18	0	2817744.0
2020-03-21	GO	17	0	2817744.0
2020-03-22	GO	21	0	2926567.0
2020-03-23	GO	23	0	2926567.0
2020-03-24	GO	29	0	3095035.0
2020-03-25	GO	35	0	3324029.0
2020-03-26	GO	38	1	3324029.0
2020-03-27	GO	49	1	3345735.0
2020-03-28	GO	56	1	3628259.0
2020-03-29	GO	56	1	3628259.0
2020-03-30	GO	60	1	3733001.0
2020-03-31	GO	65	1	3743058.0
2020-04-01	GO	73	1	4036825.0
2020-04-02	GO	73	1	4036825.0
2020-04-03	GO	88	2	4221082.0
2020-04-04	GO	103	2	4221082.0
2020-04-05	GO	115	3	4221082.0
2020-04-06	GO	119	5	4221082.0
2020-04-07	GO	133	5	4243109.0
2020-04-08	GO	159	7	4371842.0
2020-04-09	GO	179	7	4372991.0
2020-04-10	GO	191	8	4376214.0
2020-04-11	GO	209	10	4389127.0
2020-04-12	GO	229	14	4489654.0
2020-04-13	GO	233	15	4622259.0
2020-04-14	GO	284	15	4719311.0
2020-04-15	GO	304	15	4804363.0
2020-04-16	GO	318	16	4804363.0
2020-04-17	GO	335	16	4836636.0
2020-04-18	GO	378	18	4836636.0
2020-04-19	GO	393	18	4889502.0
2020-04-20	GO	403	19	4979420.0
2020-04-21	GO	421	19	4979420.0
2020-04-22	GO	438	21	4979420.0
2020-04-23	GO	453	23	5106298.0
2020-04-24	GO	486	24	5185725.0
2020-04-25	GO	506	25	5274884.0
2020-04-26	GO	573	25	5323689.0
2020-04-27	GO	616	26	5353746.0
2020-04-28	GO	661	27	5356236.0
2020-04-29	GO	705	27	5356236.0
2020-04-30	GO	781	29	5361695.0
2020-05-01	GO	808	29	5361695.0
2020-05-02	GO	825	30	5361695.0
2020-05-03	GO	850	30	5361695.0
2020-05-04	GO	861	30	5380173.0
2020-05-05	GO	922	38	5400060.0
2020-05-06	GO	922	38	5400060.0
2020-05-07	GO	1027	44	5630343.0
2020-05-08	GO	1053	49	5660778.0
2020-05-09	GO	1053	49	5660778.0
2020-05-10	GO	1053	49	5660778.0
2020-05-11	GO	1100	49	5806237.0
2020-05-12	GO	1115	52	5806237.0
2020-05-13	GO	1225	61	5916612.0
2020-05-14	GO	1460	67	5962813.0
2020-05-15	GO	1605	67	5962813.0
2020-05-16	GO	1652	69	5965287.0
2020-05-17	GO	1692	70	5965287.0
2020-05-18	GO	1781	73	5989654.0
2020-05-19	GO	1880	73	6005851.0
2020-05-20	GO	2049	78	6014174.0
2020-05-21	GO	2155	85	6082279.0
2020-05-22	GO	2344	95	6134041.0
