## Supplementary material for "Assessing the nationwide impact of COVID-19 mitigation policies on the transmission rate of SARS-CoV-2 in Brazil": interior.csv

date	state	cases	deaths	population
2020-03-12	GO	1	0	235647.0
2020-03-13	GO	1	0	235647.0
2020-03-14	GO	1	0	235647.0
2020-03-15	GO	1	0	235647.0
2020-03-16	GO	4	0	622570.0
2020-03-17	GO	5	0	622570.0
2020-03-18	GO	7	0	1301631.0
2020-03-19	GO	8	0	1301631.0
2020-03-20	GO	9	0	1301631.0
2020-03-21	GO	8	0	1301631.0
2020-03-22	GO	10	0	1410454.0
2020-03-23	GO	11	0	1410454.0
2020-03-24	GO	14	0	1578922.0
2020-03-25	GO	20	0	1807916.0
2020-03-26	GO	17	1	1807916.0
2020-03-27	GO	23	1	1829622.0
2020-03-28	GO	23	1	2112146.0
2020-03-29	GO	23	1	2112146.0
2020-03-30	GO	25	1	2216888.0
2020-03-31	GO	26	1	2226945.0
2020-04-01	GO	31	1	2520712.0
2020-04-02	GO	30	1	2520712.0
2020-04-03	GO	38	1	2704969.0
2020-04-04	GO	38	1	2704969.0
2020-04-05	GO	42	1	2704969.0
2020-04-06	GO	46	1	2704969.0
2020-04-07	GO	57	1	2726996.0
2020-04-08	GO	74	3	2855729.0
2020-04-09	GO	77	3	2856878.0
2020-04-10	GO	82	3	2860101.0
2020-04-11	GO	95	5	2873014.0
2020-04-12	GO	103	7	2973541.0
2020-04-13	GO	103	8	3106146.0
2020-04-14	GO	124	8	3203198.0
2020-04-15	GO	128	8	3288250.0
2020-04-16	GO	136	8	3288250.0
2020-04-17	GO	147	8	3320523.0
2020-04-18	GO	152	8	3320523.0
2020-04-19	GO	162	8	3373389.0
2020-04-20	GO	173	9	3463307.0
2020-04-21	GO	181	9	3463307.0
2020-04-22	GO	183	11	3463307.0
2020-04-23	GO	196	12	3590185.0
2020-04-24	GO	219	13	3669612.0
2020-04-25	GO	233	14	3758771.0
2020-04-26	GO	240	14	3807576.0
2020-04-27	GO	252	14	3837633.0
2020-04-28	GO	269	15	3840123.0
2020-04-29	GO	301	15	3840123.0
2020-04-30	GO	328	17	3845582.0
2020-05-01	GO	351	17	3845582.0
2020-05-02	GO	358	18	3845582.0
2020-05-03	GO	363	18	3845582.0
2020-05-04	GO	365	18	3864060.0
2020-05-05	GO	377	24	3883947.0
2020-05-06	GO	377	24	3883947.0
2020-05-07	GO	480	23	4114230.0
2020-05-08	GO	503	26	4144665.0
2020-05-09	GO	503	26	4144665.0
2020-05-10	GO	503	26	4144665.0
2020-05-11	GO	522	26	4290124.0
2020-05-12	GO	530	28	4290124.0
2020-05-13	GO	560	34	4400499.0
2020-05-14	GO	702	36	4446700.0
2020-05-15	GO	732	37	4446700.0
2020-05-16	GO	762	39	4449174.0
2020-05-17	GO	771	40	4449174.0
2020-05-18	GO	846	43	4473541.0
2020-05-19	GO	916	43	4489738.0
2020-05-20	GO	1021	44	4498061.0
2020-05-21	GO	1106	49	4566166.0
2020-05-22	GO	1181	54	4617928.0
