## Supplementary material for "Assessing the nationwide impact of COVID-19 mitigation policies on the transmission rate of SARS-CoV-2 in Brazil": capital.csv

date	state	city	cases	deaths	population
2020-03-20	MA	São Luís	1	0	1101884.0
2020-03-21	MA	São Luís	2	0	1101884.0
2020-03-22	MA	São Luís	2	0	1101884.0
2020-03-23	MA	São Luís	8	0	1101884.0
2020-03-24	MA	São Luís	8	0	1101884.0
2020-03-25	MA	São Luís	8	0	1101884.0
2020-03-26	MA	São Luís	10	0	1101884.0
2020-03-27	MA	São Luís	13	0	1101884.0
2020-03-28	MA	São Luís	15	0	1101884.0
2020-03-29	MA	São Luís	21	1	1101884.0
2020-03-30	MA	São Luís	30	1	1101884.0
2020-03-31	MA	São Luís	51	1	1101884.0
2020-04-01	MA	São Luís	68	1	1101884.0
2020-04-02	MA	São Luís	78	1	1101884.0
2020-04-03	MA	São Luís	82	1	1101884.0
2020-04-04	MA	São Luís	86	2	1101884.0
2020-04-05	MA	São Luís	121	2	1101884.0
2020-04-06	MA	São Luís	152	4	1101884.0
2020-04-07	MA	São Luís	203	11	1101884.0
2020-04-08	MA	São Luís	228	11	1101884.0
2020-04-09	MA	São Luís	247	14	1101884.0
2020-04-10	MA	São Luís	288	19	1101884.0
2020-04-11	MA	São Luís	333	22	1101884.0
2020-04-12	MA	São Luís	369	25	1101884.0
2020-04-13	MA	São Luís	392	30	1101884.0
2020-04-14	MA	São Luís	533	32	1101884.0
2020-04-15	MA	São Luís	582	34	1101884.0
2020-04-16	MA	São Luís	664	35	1101884.0
2020-04-17	MA	São Luís	862	38	1101884.0
2020-04-18	MA	São Luís	990	40	1101884.0
2020-04-19	MA	São Luís	1075	43	1101884.0
2020-04-20	MA	São Luís	1132	47	1101884.0
2020-04-21	MA	São Luís	1300	51	1101884.0
2020-04-22	MA	São Luís	1417	61	1101884.0
2020-04-23	MA	São Luís	1567	71	1101884.0
2020-04-24	MA	São Luís	1668	81	1101884.0
2020-04-25	MA	São Luís	1754	87	1101884.0
2020-04-26	MA	São Luís	1894	98	1101884.0
2020-04-27	MA	São Luís	1977	116	1101884.0
2020-04-28	MA	São Luís	2149	136	1101884.0
2020-04-29	MA	São Luís	2432	149	1101884.0
2020-04-30	MA	São Luís	2671	165	1101884.0
2020-05-01	MA	São Luís	2808	178	1101884.0
2020-05-02	MA	São Luís	2899	186	1101884.0
2020-05-03	MA	São Luís	2963	197	1101884.0
2020-05-04	MA	São Luís	3088	213	1101884.0
2020-05-05	MA	São Luís	3368	227	1101884.0
2020-05-06	MA	São Luís	3531	238	1101884.0
2020-05-07	MA	São Luís	3745	255	1101884.0
2020-05-08	MA	São Luís	4008	271	1101884.0
2020-05-09	MA	São Luís	4274	289	1101884.0
2020-05-10	MA	São Luís	4616	303	1101884.0
2020-05-11	MA	São Luís	4780	324	1101884.0
2020-05-12	MA	São Luís	4917	332	1101884.0
2020-05-13	MA	São Luís	5040	346	1101884.0
2020-05-14	MA	São Luís	5375	363	1101884.0
2020-05-15	MA	São Luís	5597	379	1101884.0
2020-05-16	MA	São Luís	5830	394	1101884.0
2020-05-17	MA	São Luís	5995	402	1101884.0
2020-05-18	MA	São Luís	6248	414	1101884.0
2020-05-19	MA	São Luís	6479	434	1101884.0
2020-05-20	MA	São Luís	6639	448	1101884.0
2020-05-21	MA	São Luís	6685	463	1101884.0
2020-05-22	MA	São Luís	7114	475	1101884.0
