## Supplementary material for "Assessing the nationwide impact of COVID-19 mitigation policies on the transmission rate of SARS-CoV-2 in Brazil": estado.csv

date	state	cases	deaths	population
2020-03-20	MA	1	0	1101884.0
2020-03-21	MA	2	0	1101884.0
2020-03-22	MA	2	0	1101884.0
2020-03-23	MA	8	0	1101884.0
2020-03-24	MA	8	0	1101884.0
2020-03-25	MA	8	0	1101884.0
2020-03-26	MA	10	0	1101884.0
2020-03-27	MA	13	0	1101884.0
2020-03-28	MA	15	0	1101884.0
2020-03-29	MA	21	1	1101884.0
2020-03-30	MA	30	1	1101884.0
2020-03-31	MA	51	1	1101884.0
2020-04-01	MA	70	1	1473011.0
2020-04-02	MA	80	1	1473011.0
2020-04-03	MA	87	1	1772895.0
2020-04-04	MA	95	2	1942002.0
2020-04-05	MA	132	2	1942002.0
2020-04-06	MA	171	4	1953179.0
2020-04-07	MA	229	11	2060886.0
2020-04-08	MA	272	12	2193060.0
2020-04-09	MA	293	16	2193060.0
2020-04-10	MA	344	21	2356602.0
2020-04-11	MA	398	24	2389366.0
2020-04-12	MA	445	27	2666905.0
2020-04-13	MA	478	32	2666905.0
2020-04-14	MA	630	34	2692482.0
2020-04-15	MA	695	37	2705390.0
2020-04-16	MA	797	40	2917595.0
2020-04-17	MA	1040	44	3126279.0
2020-04-18	MA	1205	48	3280461.0
2020-04-19	MA	1320	54	3307264.0
2020-04-20	MA	1410	60	3442138.0
2020-04-21	MA	1604	66	3454872.0
2020-04-22	MA	1757	76	3520030.0
2020-04-23	MA	1951	88	3726589.0
2020-04-24	MA	2105	100	3831150.0
2020-04-25	MA	2223	112	3897250.0
2020-04-26	MA	2410	125	4089078.0
2020-04-27	MA	2528	145	4166771.0
2020-04-28	MA	2804	166	4461800.0
2020-04-29	MA	3190	184	4639870.0
2020-04-30	MA	3506	204	4736810.0
2020-05-01	MA	3805	224	4959375.0
2020-05-02	MA	4040	237	5235624.0
2020-05-03	MA	4227	249	5437070.0
2020-05-04	MA	4530	271	5656426.0
2020-05-05	MA	5028	291	5737776.0
2020-05-06	MA	5389	305	5872702.0
2020-05-07	MA	5909	330	6005063.0
2020-05-08	MA	6765	355	6263466.0
2020-05-09	MA	7599	379	6323731.0
2020-05-10	MA	8144	399	6404896.0
2020-05-11	MA	8526	423	6449222.0
2020-05-12	MA	9112	444	6498491.0
2020-05-13	MA	9801	470	6557455.0
2020-05-14	MA	10739	496	6596609.0
2020-05-15	MA	11592	524	6706772.0
2020-05-16	MA	12492	549	6765937.0
2020-05-17	MA	13238	576	6834006.0
2020-05-18	MA	14198	604	6854705.0
2020-05-19	MA	15114	634	6904657.0
2020-05-20	MA	16058	663	6914810.0
2020-05-21	MA	17212	693	6914810.0
2020-05-22	MA	18767	722	6951091.0
