## Supplementary material for "Assessing the nationwide impact of COVID-19 mitigation policies on the transmission rate of SARS-CoV-2 in Brazil": interior.csv

date	state	cases	deaths	population
2020-04-01	MA	2	0	371127.0
2020-04-02	MA	2	0	371127.0
2020-04-03	MA	5	0	671011.0
2020-04-04	MA	9	0	840118.0
2020-04-05	MA	11	0	840118.0
2020-04-06	MA	19	0	851295.0
2020-04-07	MA	26	0	959002.0
2020-04-08	MA	44	1	1091176.0
2020-04-09	MA	46	2	1091176.0
2020-04-10	MA	56	2	1254718.0
2020-04-11	MA	65	2	1287482.0
2020-04-12	MA	76	2	1565021.0
2020-04-13	MA	86	2	1565021.0
2020-04-14	MA	97	2	1590598.0
2020-04-15	MA	113	3	1603506.0
2020-04-16	MA	133	5	1815711.0
2020-04-17	MA	178	6	2024395.0
2020-04-18	MA	215	8	2178577.0
2020-04-19	MA	245	11	2205380.0
2020-04-20	MA	278	13	2340254.0
2020-04-21	MA	304	15	2352988.0
2020-04-22	MA	340	15	2418146.0
2020-04-23	MA	384	17	2624705.0
2020-04-24	MA	437	19	2729266.0
2020-04-25	MA	469	25	2795366.0
2020-04-26	MA	516	27	2987194.0
2020-04-27	MA	551	29	3064887.0
2020-04-28	MA	655	30	3359916.0
2020-04-29	MA	758	35	3537986.0
2020-04-30	MA	835	39	3634926.0
2020-05-01	MA	997	46	3857491.0
2020-05-02	MA	1141	51	4133740.0
2020-05-03	MA	1264	52	4335186.0
2020-05-04	MA	1442	58	4554542.0
2020-05-05	MA	1660	64	4635892.0
2020-05-06	MA	1858	67	4770818.0
2020-05-07	MA	2164	75	4903179.0
2020-05-08	MA	2757	84	5161582.0
2020-05-09	MA	3325	90	5221847.0
2020-05-10	MA	3528	96	5303012.0
2020-05-11	MA	3746	99	5347338.0
2020-05-12	MA	4195	112	5396607.0
2020-05-13	MA	4761	124	5455571.0
2020-05-14	MA	5364	133	5494725.0
2020-05-15	MA	5995	145	5604888.0
2020-05-16	MA	6662	155	5664053.0
2020-05-17	MA	7243	174	5732122.0
2020-05-18	MA	7950	190	5752821.0
2020-05-19	MA	8635	200	5802773.0
2020-05-20	MA	9419	215	5812926.0
2020-05-21	MA	10527	230	5812926.0
2020-05-22	MA	11653	247	5849207.0
