## Supplementary material for "Assessing the nationwide impact of COVID-19 mitigation policies on the transmission rate of SARS-CoV-2 in Brazil": capital.csv

date	state	city	cases	deaths	population
2020-03-16	MG	Belo Horizonte	1	0	2512070.0
2020-03-17	MG	Belo Horizonte	5	0	2512070.0
2020-03-18	MG	Belo Horizonte	10	0	2512070.0
2020-03-19	MG	Belo Horizonte	18	0	2512070.0
2020-03-20	MG	Belo Horizonte	20	0	2512070.0
2020-03-21	MG	Belo Horizonte	30	0	2512070.0
2020-03-22	MG	Belo Horizonte	30	0	2512070.0
2020-03-23	MG	Belo Horizonte	60	0	2512070.0
2020-03-24	MG	Belo Horizonte	87	0	2512070.0
2020-03-25	MG	Belo Horizonte	90	0	2512070.0
2020-03-26	MG	Belo Horizonte	96	0	2512070.0
2020-03-27	MG	Belo Horizonte	118	0	2512070.0
2020-03-28	MG	Belo Horizonte	129	0	2512070.0
2020-03-29	MG	Belo Horizonte	143	0	2512070.0
2020-03-30	MG	Belo Horizonte	163	1	2512070.0
2020-03-31	MG	Belo Horizonte	163	2	2512070.0
2020-04-01	MG	Belo Horizonte	188	2	2512070.0
2020-04-02	MG	Belo Horizonte	210	3	2512070.0
2020-04-03	MG	Belo Horizonte	225	3	2512070.0
2020-04-04	MG	Belo Horizonte	237	3	2512070.0
2020-04-05	MG	Belo Horizonte	262	3	2512070.0
2020-04-06	MG	Belo Horizonte	264	4	2512070.0
2020-04-07	MG	Belo Horizonte	275	5	2512070.0
2020-04-08	MG	Belo Horizonte	299	6	2512070.0
2020-04-09	MG	Belo Horizonte	310	6	2512070.0
2020-04-10	MG	Belo Horizonte	330	6	2512070.0
2020-04-11	MG	Belo Horizonte	338	6	2512070.0
2020-04-12	MG	Belo Horizonte	355	6	2512070.0
2020-04-13	MG	Belo Horizonte	357	6	2512070.0
2020-04-14	MG	Belo Horizonte	373	6	2512070.0
2020-04-15	MG	Belo Horizonte	380	6	2512070.0
2020-04-16	MG	Belo Horizonte	390	7	2512070.0
2020-04-17	MG	Belo Horizonte	406	8	2512070.0
2020-04-18	MG	Belo Horizonte	420	8	2512070.0
2020-04-19	MG	Belo Horizonte	448	8	2512070.0
2020-04-20	MG	Belo Horizonte	460	8	2512070.0
2020-04-21	MG	Belo Horizonte	467	8	2512070.0
2020-04-22	MG	Belo Horizonte	487	9	2512070.0
2020-04-23	MG	Belo Horizonte	491	9	2512070.0
2020-04-24	MG	Belo Horizonte	519	11	2512070.0
2020-04-25	MG	Belo Horizonte	528	11	2512070.0
2020-04-26	MG	Belo Horizonte	544	11	2512070.0
2020-04-27	MG	Belo Horizonte	559	11	2512070.0
2020-04-28	MG	Belo Horizonte	569	14	2512070.0
2020-04-29	MG	Belo Horizonte	577	16	2512070.0
2020-04-30	MG	Belo Horizonte	593	17	2512070.0
2020-05-01	MG	Belo Horizonte	610	20	2512070.0
2020-05-02	MG	Belo Horizonte	626	20	2512070.0
2020-05-03	MG	Belo Horizonte	646	20	2512070.0
2020-05-04	MG	Belo Horizonte	845	20	2512070.0
2020-05-05	MG	Belo Horizonte	851	22	2512070.0
2020-05-06	MG	Belo Horizonte	857	23	2512070.0
2020-05-07	MG	Belo Horizonte	915	25	2512070.0
2020-05-08	MG	Belo Horizonte	926	25	2512070.0
2020-05-09	MG	Belo Horizonte	960	26	2512070.0
2020-05-10	MG	Belo Horizonte	973	26	2512070.0
2020-05-11	MG	Belo Horizonte	979	26	2512070.0
2020-05-12	MG	Belo Horizonte	992	26	2512070.0
2020-05-13	MG	Belo Horizonte	1048	28	2512070.0
2020-05-14	MG	Belo Horizonte	1068	28	2512070.0
2020-05-15	MG	Belo Horizonte	1088	29	2512070.0
2020-05-16	MG	Belo Horizonte	1150	29	2512070.0
2020-05-17	MG	Belo Horizonte	1160	31	2512070.0
2020-05-18	MG	Belo Horizonte	1189	31	2512070.0
2020-05-19	MG	Belo Horizonte	1249	33	2512070.0
2020-05-20	MG	Belo Horizonte	1287	35	2512070.0
2020-05-21	MG	Belo Horizonte	1316	36	2512070.0
2020-05-22	MG	Belo Horizonte	1351	39	2512070.0
