## Supplementary material for "Assessing the nationwide impact of COVID-19 mitigation policies on the transmission rate of SARS-CoV-2 in Brazil": estado.csv

date	state	cases	deaths	population
2020-03-08	MG	1	0	238230.0
2020-03-09	MG	1	0	238230.0
2020-03-10	MG	1	0	238230.0
2020-03-11	MG	1	0	238230.0
2020-03-12	MG	2	0	501640.0
2020-03-13	MG	2	0	501640.0
2020-03-14	MG	4	0	1161270.0
2020-03-15	MG	4	0	1161270.0
2020-03-16	MG	6	0	3673340.0
2020-03-17	MG	14	0	4809028.0
2020-03-18	MG	19	0	4809028.0
2020-03-19	MG	29	0	4809028.0
2020-03-20	MG	38	0	5370932.0
2020-03-21	MG	54	0	5370932.0
2020-03-22	MG	54	0	5370932.0
2020-03-23	MG	128	0	6682200.0
2020-03-24	MG	130	0	6682200.0
2020-03-25	MG	133	0	6682200.0
2020-03-26	MG	153	0	7092294.0
2020-03-27	MG	189	0	7313184.0
2020-03-28	MG	205	0	7313184.0
2020-03-29	MG	231	0	7688888.0
2020-03-30	MG	261	1	7863495.0
2020-03-31	MG	275	2	7943491.0
2020-04-01	MG	314	3	8323900.0
2020-04-02	MG	370	4	8905327.0
2020-04-03	MG	397	6	9095939.0
2020-04-04	MG	430	6	9436905.0
2020-04-05	MG	498	6	9655546.0
2020-04-06	MG	525	9	10474796.0
2020-04-07	MG	559	11	10534241.0
2020-04-08	MG	614	14	10640223.0
2020-04-09	MG	655	15	10875108.0
2020-04-10	MG	698	17	11096018.0
2020-04-11	MG	750	17	11548658.0
2020-04-12	MG	806	20	11778028.0
2020-04-13	MG	815	23	11778028.0
2020-04-14	MG	884	27	12118535.0
2020-04-15	MG	903	30	12163860.0
2020-04-16	MG	958	33	12340992.0
2020-04-17	MG	1021	35	12727157.0
2020-04-18	MG	1077	39	12863949.0
2020-04-19	MG	1154	39	13210467.0
2020-04-20	MG	1189	41	13325641.0
2020-04-21	MG	1230	44	13333306.0
2020-04-22	MG	1283	47	13552174.0
2020-04-23	MG	1308	51	13619339.0
2020-04-24	MG	1419	54	13733541.0
2020-04-25	MG	1481	58	13785633.0
2020-04-26	MG	1548	61	13852108.0
2020-04-27	MG	1586	62	13947850.0
2020-04-28	MG	1649	71	14050039.0
2020-04-29	MG	1758	80	14139666.0
2020-04-30	MG	1827	82	14227873.0
2020-05-01	MG	1935	88	14296726.0
2020-05-02	MG	2023	88	14395625.0
2020-05-03	MG	2118	89	14589061.0
2020-05-04	MG	2347	90	14614228.0
2020-05-05	MG	2452	94	14718307.0
2020-05-06	MG	2605	97	14847377.0
2020-05-07	MG	2770	106	15055826.0
2020-05-08	MG	2943	111	15241368.0
2020-05-09	MG	3123	118	15460721.0
2020-05-10	MG	3237	119	15509708.0
2020-05-11	MG	3320	121	15568213.0
2020-05-12	MG	3435	127	15731945.0
2020-05-13	MG	3733	135	16031805.0
2020-05-14	MG	3950	139	16321785.0
2020-05-15	MG	4196	146	16584942.0
2020-05-16	MG	4474	150	16737697.0
2020-05-17	MG	4611	156	16806380.0
2020-05-18	MG	4695	161	16903033.0
2020-05-19	MG	4977	167	16972819.0
2020-05-20	MG	5286	177	17128665.0
2020-05-21	MG	5596	191	17181058.0
2020-05-22	MG	5995	201	17301518.0
