## Supplementary material for "Assessing the nationwide impact of COVID-19 mitigation policies on the transmission rate of SARS-CoV-2 in Brazil": interior.csv

date	state	cases	deaths	population
2020-03-08	MG	1	0	238230.0
2020-03-09	MG	1	0	238230.0
2020-03-10	MG	1	0	238230.0
2020-03-11	MG	1	0	238230.0
2020-03-12	MG	2	0	501640.0
2020-03-13	MG	2	0	501640.0
2020-03-14	MG	4	0	1161270.0
2020-03-15	MG	4	0	1161270.0
2020-03-16	MG	5	0	1161270.0
2020-03-17	MG	9	0	2296958.0
2020-03-18	MG	9	0	2296958.0
2020-03-19	MG	11	0	2296958.0
2020-03-20	MG	18	0	2858862.0
2020-03-21	MG	24	0	2858862.0
2020-03-22	MG	24	0	2858862.0
2020-03-23	MG	68	0	4170130.0
2020-03-24	MG	43	0	4170130.0
2020-03-25	MG	43	0	4170130.0
2020-03-26	MG	57	0	4580224.0
2020-03-27	MG	71	0	4801114.0
2020-03-28	MG	76	0	4801114.0
2020-03-29	MG	88	0	5176818.0
2020-03-30	MG	98	0	5351425.0
2020-03-31	MG	112	0	5431421.0
2020-04-01	MG	126	1	5811830.0
2020-04-02	MG	160	1	6393257.0
2020-04-03	MG	172	3	6583869.0
2020-04-04	MG	193	3	6924835.0
2020-04-05	MG	236	3	7143476.0
2020-04-06	MG	261	5	7962726.0
2020-04-07	MG	284	6	8022171.0
2020-04-08	MG	315	8	8128153.0
2020-04-09	MG	345	9	8363038.0
2020-04-10	MG	368	11	8583948.0
2020-04-11	MG	412	11	9036588.0
2020-04-12	MG	451	14	9265958.0
2020-04-13	MG	458	17	9265958.0
2020-04-14	MG	511	21	9606465.0
2020-04-15	MG	523	24	9651790.0
2020-04-16	MG	568	26	9828922.0
2020-04-17	MG	615	27	10215087.0
2020-04-18	MG	657	31	10351879.0
2020-04-19	MG	706	31	10698397.0
2020-04-20	MG	729	33	10813571.0
2020-04-21	MG	763	36	10821236.0
2020-04-22	MG	796	38	11040104.0
2020-04-23	MG	817	42	11107269.0
2020-04-24	MG	900	43	11221471.0
2020-04-25	MG	953	47	11273563.0
2020-04-26	MG	1004	50	11340038.0
2020-04-27	MG	1027	51	11435780.0
2020-04-28	MG	1080	57	11537969.0
2020-04-29	MG	1181	64	11627596.0
2020-04-30	MG	1234	65	11715803.0
2020-05-01	MG	1325	68	11784656.0
2020-05-02	MG	1397	68	11883555.0
2020-05-03	MG	1472	69	12076991.0
2020-05-04	MG	1502	70	12102158.0
2020-05-05	MG	1601	72	12206237.0
2020-05-06	MG	1748	74	12335307.0
2020-05-07	MG	1855	81	12543756.0
2020-05-08	MG	2017	86	12729298.0
2020-05-09	MG	2163	92	12948651.0
2020-05-10	MG	2264	93	12997638.0
2020-05-11	MG	2341	95	13056143.0
2020-05-12	MG	2443	101	13219875.0
2020-05-13	MG	2685	107	13519735.0
2020-05-14	MG	2882	111	13809715.0
2020-05-15	MG	3108	117	14072872.0
2020-05-16	MG	3324	121	14225627.0
2020-05-17	MG	3451	125	14294310.0
2020-05-18	MG	3506	130	14390963.0
2020-05-19	MG	3728	134	14460749.0
2020-05-20	MG	3999	142	14616595.0
2020-05-21	MG	4280	155	14668988.0
2020-05-22	MG	4644	162	14789448.0
