## Supplementary material for "Assessing the nationwide impact of COVID-19 mitigation policies on the transmission rate of SARS-CoV-2 in Brazil": capital.csv

date	state	city	cases	deaths	population
2020-03-14	MS	Campo Grande	2	0	895982.0
2020-03-15	MS	Campo Grande	2	0	895982.0
2020-03-16	MS	Campo Grande	4	0	895982.0
2020-03-17	MS	Campo Grande	6	0	895982.0
2020-03-18	MS	Campo Grande	7	0	895982.0
2020-03-19	MS	Campo Grande	8	0	895982.0
2020-03-20	MS	Campo Grande	11	0	895982.0
2020-03-21	MS	Campo Grande	14	0	895982.0
2020-03-22	MS	Campo Grande	19	0	895982.0
2020-03-23	MS	Campo Grande	19	0	895982.0
2020-03-24	MS	Campo Grande	22	0	895982.0
2020-03-25	MS	Campo Grande	22	0	895982.0
2020-03-26	MS	Campo Grande	23	0	895982.0
2020-03-27	MS	Campo Grande	24	0	895982.0
2020-03-28	MS	Campo Grande	25	0	895982.0
2020-03-29	MS	Campo Grande	29	0	895982.0
2020-03-30	MS	Campo Grande	36	0	895982.0
2020-03-31	MS	Campo Grande	37	0	895982.0
2020-04-01	MS	Campo Grande	38	0	895982.0
2020-04-02	MS	Campo Grande	38	0	895982.0
2020-04-03	MS	Campo Grande	43	0	895982.0
2020-04-04	MS	Campo Grande	43	0	895982.0
2020-04-05	MS	Campo Grande	43	0	895982.0
2020-04-06	MS	Campo Grande	44	0	895982.0
2020-04-07	MS	Campo Grande	48	0	895982.0
2020-04-08	MS	Campo Grande	48	0	895982.0
2020-04-09	MS	Campo Grande	48	0	895982.0
2020-04-10	MS	Campo Grande	49	0	895982.0
2020-04-11	MS	Campo Grande	51	0	895982.0
2020-04-12	MS	Campo Grande	51	0	895982.0
2020-04-13	MS	Campo Grande	55	2	895982.0
2020-04-14	MS	Campo Grande	55	2	895982.0
2020-04-15	MS	Campo Grande	61	2	895982.0
2020-04-16	MS	Campo Grande	68	2	895982.0
2020-04-17	MS	Campo Grande	71	2	895982.0
2020-04-18	MS	Campo Grande	85	2	895982.0
2020-04-19	MS	Campo Grande	87	2	895982.0
2020-04-20	MS	Campo Grande	89	2	895982.0
2020-04-21	MS	Campo Grande	90	2	895982.0
2020-04-22	MS	Campo Grande	91	2	895982.0
2020-04-23	MS	Campo Grande	96	2	895982.0
2020-04-24	MS	Campo Grande	108	2	895982.0
2020-04-25	MS	Campo Grande	110	2	895982.0
2020-04-26	MS	Campo Grande	125	2	895982.0
2020-04-27	MS	Campo Grande	126	2	895982.0
2020-04-28	MS	Campo Grande	128	2	895982.0
2020-04-29	MS	Campo Grande	128	2	895982.0
2020-04-30	MS	Campo Grande	128	2	895982.0
2020-05-01	MS	Campo Grande	134	2	895982.0
2020-05-02	MS	Campo Grande	137	2	895982.0
2020-05-03	MS	Campo Grande	140	3	895982.0
2020-05-04	MS	Campo Grande	140	3	895982.0
2020-05-05	MS	Campo Grande	142	3	895982.0
2020-05-06	MS	Campo Grande	143	3	895982.0
2020-05-07	MS	Campo Grande	149	3	895982.0
2020-05-08	MS	Campo Grande	151	4	895982.0
2020-05-09	MS	Campo Grande	152	4	895982.0
2020-05-10	MS	Campo Grande	153	4	895982.0
2020-05-11	MS	Campo Grande	155	4	895982.0
2020-05-12	MS	Campo Grande	159	4	895982.0
2020-05-13	MS	Campo Grande	162	4	895982.0
2020-05-14	MS	Campo Grande	167	5	895982.0
2020-05-15	MS	Campo Grande	171	5	895982.0
2020-05-16	MS	Campo Grande	172	5	895982.0
2020-05-17	MS	Campo Grande	174	5	895982.0
2020-05-18	MS	Campo Grande	181	5	895982.0
2020-05-19	MS	Campo Grande	188	5	895982.0
2020-05-20	MS	Campo Grande	194	6	895982.0
2020-05-21	MS	Campo Grande	222	6	895982.0
2020-05-22	MS	Campo Grande	224	6	895982.0
