## Supplementary material for "Assessing the nationwide impact of COVID-19 mitigation policies on the transmission rate of SARS-CoV-2 in Brazil": estado.csv

date	state	cases	deaths	population
2020-03-14	MS	2	0	895982.0
2020-03-15	MS	2	0	895982.0
2020-03-16	MS	4	0	895982.0
2020-03-17	MS	6	0	895982.0
2020-03-18	MS	7	0	895982.0
2020-03-19	MS	9	0	953647.0
2020-03-20	MS	12	0	953647.0
2020-03-21	MS	16	0	1046173.0
2020-03-22	MS	21	0	1046173.0
2020-03-23	MS	21	0	1046173.0
2020-03-24	MS	24	0	1046173.0
2020-03-25	MS	24	0	1046173.0
2020-03-26	MS	25	0	1046173.0
2020-03-27	MS	28	0	1077248.0
2020-03-28	MS	31	0	1300197.0
2020-03-29	MS	36	0	1300197.0
2020-03-30	MS	44	0	1300197.0
2020-03-31	MS	48	1	1359914.0
2020-04-01	MS	51	1	1481302.0
2020-04-02	MS	53	1	1481302.0
2020-04-03	MS	60	1	1481302.0
2020-04-04	MS	62	1	1481302.0
2020-04-05	MS	65	1	1506520.0
2020-04-06	MS	66	1	1506520.0
2020-04-07	MS	80	2	1637229.0
2020-04-08	MS	85	2	1637229.0
2020-04-09	MS	89	2	1637229.0
2020-04-10	MS	97	2	1637229.0
2020-04-11	MS	100	2	1679377.0
2020-04-12	MS	101	2	1734255.0
2020-04-13	MS	113	4	1767798.0
2020-04-14	MS	115	4	1767798.0
2020-04-15	MS	121	4	1767798.0
2020-04-16	MS	131	5	1795811.0
2020-04-17	MS	143	5	1814177.0
2020-04-18	MS	161	5	1849592.0
2020-04-19	MS	168	5	1849592.0
2020-04-20	MS	171	5	1872616.0
2020-04-21	MS	173	6	1872616.0
2020-04-22	MS	175	6	1872616.0
2020-04-23	MS	186	7	1872616.0
2020-04-24	MS	213	7	1872616.0
2020-04-25	MS	217	7	1872616.0
2020-04-26	MS	234	7	1872616.0
2020-04-27	MS	238	9	1872616.0
2020-04-28	MS	240	9	1872616.0
2020-04-29	MS	249	9	1872616.0
2020-04-30	MS	255	9	1872616.0
2020-05-01	MS	261	9	1872616.0
2020-05-02	MS	266	9	1872616.0
2020-05-03	MS	272	10	1876643.0
2020-05-04	MS	274	10	1876643.0
2020-05-05	MS	283	10	1898410.0
2020-05-06	MS	288	10	1898410.0
2020-05-07	MS	311	10	1924507.0
2020-05-08	MS	326	11	1995727.0
2020-05-09	MS	346	11	2022498.0
2020-05-10	MS	362	11	2061894.0
2020-05-11	MS	385	11	2061894.0
2020-05-12	MS	405	12	2067996.0
2020-05-13	MS	430	13	2079548.0
2020-05-14	MS	452	14	2079548.0
2020-05-15	MS	479	14	2107487.0
2020-05-16	MS	508	15	2136641.0
2020-05-17	MS	570	15	2155489.0
2020-05-18	MS	613	16	2180328.0
2020-05-19	MS	642	16	2188203.0
2020-05-20	MS	693	17	2188203.0
2020-05-21	MS	746	17	2188203.0
2020-05-22	MS	805	17	2225717.0
