## Supplementary material for "Assessing the nationwide impact of COVID-19 mitigation policies on the transmission rate of SARS-CoV-2 in Brazil": interior.csv

date	state	cases	deaths	population
2020-03-19	MS	1	0	57665.0
2020-03-20	MS	1	0	57665.0
2020-03-21	MS	2	0	150191.0
2020-03-22	MS	2	0	150191.0
2020-03-23	MS	2	0	150191.0
2020-03-24	MS	2	0	150191.0
2020-03-25	MS	2	0	150191.0
2020-03-26	MS	2	0	150191.0
2020-03-27	MS	4	0	181266.0
2020-03-28	MS	6	0	404215.0
2020-03-29	MS	7	0	404215.0
2020-03-30	MS	8	0	404215.0
2020-03-31	MS	11	1	463932.0
2020-04-01	MS	13	1	585320.0
2020-04-02	MS	15	1	585320.0
2020-04-03	MS	17	1	585320.0
2020-04-04	MS	19	1	585320.0
2020-04-05	MS	22	1	610538.0
2020-04-06	MS	22	1	610538.0
2020-04-07	MS	32	2	741247.0
2020-04-08	MS	37	2	741247.0
2020-04-09	MS	41	2	741247.0
2020-04-10	MS	48	2	741247.0
2020-04-11	MS	49	2	783395.0
2020-04-12	MS	50	2	838273.0
2020-04-13	MS	58	2	871816.0
2020-04-14	MS	60	2	871816.0
2020-04-15	MS	60	2	871816.0
2020-04-16	MS	63	3	899829.0
2020-04-17	MS	72	3	918195.0
2020-04-18	MS	76	3	953610.0
2020-04-19	MS	81	3	953610.0
2020-04-20	MS	82	3	976634.0
2020-04-21	MS	83	4	976634.0
2020-04-22	MS	84	4	976634.0
2020-04-23	MS	90	5	976634.0
2020-04-24	MS	105	5	976634.0
2020-04-25	MS	107	5	976634.0
2020-04-26	MS	109	5	976634.0
2020-04-27	MS	112	7	976634.0
2020-04-28	MS	112	7	976634.0
2020-04-29	MS	121	7	976634.0
2020-04-30	MS	127	7	976634.0
2020-05-01	MS	127	7	976634.0
2020-05-02	MS	129	7	976634.0
2020-05-03	MS	132	7	980661.0
2020-05-04	MS	134	7	980661.0
2020-05-05	MS	141	7	1002428.0
2020-05-06	MS	145	7	1002428.0
2020-05-07	MS	162	7	1028525.0
2020-05-08	MS	175	7	1099745.0
2020-05-09	MS	194	7	1126516.0
2020-05-10	MS	209	7	1165912.0
2020-05-11	MS	230	7	1165912.0
2020-05-12	MS	246	8	1172014.0
2020-05-13	MS	268	9	1183566.0
2020-05-14	MS	285	9	1183566.0
2020-05-15	MS	308	9	1211505.0
2020-05-16	MS	336	10	1240659.0
2020-05-17	MS	396	10	1259507.0
2020-05-18	MS	432	11	1284346.0
2020-05-19	MS	454	11	1292221.0
2020-05-20	MS	499	11	1292221.0
2020-05-21	MS	524	11	1292221.0
2020-05-22	MS	581	11	1329735.0
