## Supplementary material for "Assessing the nationwide impact of COVID-19 mitigation policies on the transmission rate of SARS-CoV-2 in Brazil": capital.csv

date	state	city	cases	deaths	population
2020-03-20	MT	Cuiabá	1	0	612547.0
2020-03-21	MT	Cuiabá	1	0	612547.0
2020-03-22	MT	Cuiabá	1	0	612547.0
2020-03-23	MT	Cuiabá	5	0	612547.0
2020-03-24	MT	Cuiabá	5	0	612547.0
2020-03-25	MT	Cuiabá	6	0	612547.0
2020-03-26	MT	Cuiabá	8	0	612547.0
2020-03-27	MT	Cuiabá	8	0	612547.0
2020-03-28	MT	Cuiabá	8	0	612547.0
2020-03-29	MT	Cuiabá	8	0	612547.0
2020-03-30	MT	Cuiabá	12	0	612547.0
2020-03-31	MT	Cuiabá	18	0	612547.0
2020-04-01	MT	Cuiabá	19	0	612547.0
2020-04-02	MT	Cuiabá	25	0	612547.0
2020-04-03	MT	Cuiabá	25	0	612547.0
2020-04-04	MT	Cuiabá	38	0	612547.0
2020-04-05	MT	Cuiabá	38	0	612547.0
2020-04-06	MT	Cuiabá	43	0	612547.0
2020-04-07	MT	Cuiabá	43	0	612547.0
2020-04-08	MT	Cuiabá	50	0	612547.0
2020-04-09	MT	Cuiabá	58	0	612547.0
2020-04-10	MT	Cuiabá	60	0	612547.0
2020-04-11	MT	Cuiabá	64	0	612547.0
2020-04-12	MT	Cuiabá	64	0	612547.0
2020-04-13	MT	Cuiabá	72	0	612547.0
2020-04-14	MT	Cuiabá	75	0	612547.0
2020-04-15	MT	Cuiabá	79	0	612547.0
2020-04-16	MT	Cuiabá	83	1	612547.0
2020-04-17	MT	Cuiabá	88	1	612547.0
2020-04-18	MT	Cuiabá	91	1	612547.0
2020-04-19	MT	Cuiabá	92	1	612547.0
2020-04-20	MT	Cuiabá	96	1	612547.0
2020-04-21	MT	Cuiabá	96	1	612547.0
2020-04-22	MT	Cuiabá	102	1	612547.0
2020-04-23	MT	Cuiabá	108	1	612547.0
2020-04-24	MT	Cuiabá	119	1	612547.0
2020-04-25	MT	Cuiabá	124	1	612547.0
2020-04-26	MT	Cuiabá	127	1	612547.0
2020-04-27	MT	Cuiabá	126	1	612547.0
2020-04-28	MT	Cuiabá	127	1	612547.0
2020-04-29	MT	Cuiabá	129	1	612547.0
2020-04-30	MT	Cuiabá	134	1	612547.0
2020-05-01	MT	Cuiabá	138	1	612547.0
2020-05-02	MT	Cuiabá	141	2	612547.0
2020-05-03	MT	Cuiabá	144	2	612547.0
2020-05-04	MT	Cuiabá	145	2	612547.0
2020-05-05	MT	Cuiabá	148	2	612547.0
2020-05-06	MT	Cuiabá	155	2	612547.0
2020-05-07	MT	Cuiabá	162	2	612547.0
2020-05-08	MT	Cuiabá	171	2	612547.0
2020-05-09	MT	Cuiabá	183	2	612547.0
2020-05-10	MT	Cuiabá	185	2	612547.0
2020-05-11	MT	Cuiabá	192	2	612547.0
2020-05-12	MT	Cuiabá	211	2	612547.0
2020-05-13	MT	Cuiabá	227	2	612547.0
2020-05-14	MT	Cuiabá	235	2	612547.0
2020-05-15	MT	Cuiabá	252	2	612547.0
2020-05-16	MT	Cuiabá	265	2	612547.0
2020-05-17	MT	Cuiabá	274	2	612547.0
2020-05-18	MT	Cuiabá	293	5	612547.0
2020-05-19	MT	Cuiabá	309	5	612547.0
2020-05-20	MT	Cuiabá	334	5	612547.0
2020-05-21	MT	Cuiabá	380	5	612547.0
2020-05-22	MT	Cuiabá	400	5	612547.0
