## Supplementary material for "Assessing the nationwide impact of COVID-19 mitigation policies on the transmission rate of SARS-CoV-2 in Brazil": estado.csv

date	state	cases	deaths	population
2020-03-20	MT	1	0	612547.0
2020-03-21	MT	1	0	612547.0
2020-03-22	MT	1	0	612547.0
2020-03-23	MT	6	0	897518.0
2020-03-24	MT	7	0	906696.0
2020-03-25	MT	9	0	906696.0
2020-03-26	MT	11	0	906696.0
2020-03-27	MT	11	0	906696.0
2020-03-28	MT	11	0	906696.0
2020-03-29	MT	11	0	906696.0
2020-03-30	MT	18	0	1139187.0
2020-03-31	MT	25	0	1139187.0
2020-04-01	MT	28	0	1242937.0
2020-04-02	MT	41	0	1451467.0
2020-04-03	MT	44	1	1451467.0
2020-04-04	MT	60	1	1583987.0
2020-04-05	MT	60	1	1583987.0
2020-04-06	MT	76	1	1744727.0
2020-04-07	MT	78	1	1826498.0
2020-04-08	MT	90	1	1832619.0
2020-04-09	MT	108	2	1832619.0
2020-04-10	MT	112	2	1832619.0
2020-04-11	MT	121	3	1832619.0
2020-04-12	MT	123	3	1832619.0
2020-04-13	MT	134	4	1832619.0
2020-04-14	MT	138	4	1878055.0
2020-04-15	MT	151	4	1882093.0
2020-04-16	MT	156	5	1882093.0
2020-04-17	MT	162	5	1882093.0
2020-04-18	MT	171	5	1978511.0
2020-04-19	MT	174	5	1978511.0
2020-04-20	MT	181	6	1994639.0
2020-04-21	MT	181	6	1994639.0
2020-04-22	MT	205	6	2027571.0
2020-04-23	MT	220	7	2065215.0
2020-04-24	MT	241	8	2082694.0
2020-04-25	MT	246	9	2082694.0
2020-04-26	MT	249	9	2082694.0
2020-04-27	MT	256	10	2115537.0
2020-04-28	MT	263	11	2123946.0
2020-04-29	MT	292	11	2123946.0
2020-04-30	MT	302	11	2158922.0
2020-05-01	MT	320	11	2180360.0
2020-05-02	MT	333	12	2180360.0
2020-05-03	MT	337	12	2180360.0
2020-05-04	MT	344	13	2180360.0
2020-05-05	MT	366	13	2292551.0
2020-05-06	MT	385	13	2292551.0
2020-05-07	MT	419	14	2299191.0
2020-05-08	MT	464	15	2323644.0
2020-05-09	MT	502	16	2365993.0
2020-05-10	MT	519	18	2371392.0
2020-05-11	MT	545	19	2385097.0
2020-05-12	MT	604	20	2398313.0
2020-05-13	MT	673	21	2425357.0
2020-05-14	MT	734	24	2491975.0
2020-05-15	MT	792	26	2579099.0
2020-05-16	MT	857	27	2598143.0
2020-05-17	MT	901	27	2645989.0
2020-05-18	MT	941	30	2658506.0
2020-05-19	MT	1005	32	2706893.0
2020-05-20	MT	1090	32	2742515.0
2020-05-21	MT	1187	34	2818323.0
2020-05-22	MT	1271	37	2871064.0
