## Supplementary material for "Assessing the nationwide impact of COVID-19 mitigation policies on the transmission rate of SARS-CoV-2 in Brazil": interior.csv

date	state	cases	deaths	population
2020-03-23	MT	1	0	284971.0
2020-03-24	MT	2	0	294149.0
2020-03-25	MT	3	0	294149.0
2020-03-26	MT	3	0	294149.0
2020-03-27	MT	3	0	294149.0
2020-03-28	MT	3	0	294149.0
2020-03-29	MT	3	0	294149.0
2020-03-30	MT	6	0	526640.0
2020-03-31	MT	7	0	526640.0
2020-04-01	MT	9	0	630390.0
2020-04-02	MT	16	0	838920.0
2020-04-03	MT	19	1	838920.0
2020-04-04	MT	22	1	971440.0
2020-04-05	MT	22	1	971440.0
2020-04-06	MT	33	1	1132180.0
2020-04-07	MT	35	1	1213951.0
2020-04-08	MT	40	1	1220072.0
2020-04-09	MT	50	2	1220072.0
2020-04-10	MT	52	2	1220072.0
2020-04-11	MT	57	3	1220072.0
2020-04-12	MT	59	3	1220072.0
2020-04-13	MT	62	4	1220072.0
2020-04-14	MT	63	4	1265508.0
2020-04-15	MT	72	4	1269546.0
2020-04-16	MT	73	4	1269546.0
2020-04-17	MT	74	4	1269546.0
2020-04-18	MT	80	4	1365964.0
2020-04-19	MT	82	4	1365964.0
2020-04-20	MT	85	5	1382092.0
2020-04-21	MT	85	5	1382092.0
2020-04-22	MT	103	5	1415024.0
2020-04-23	MT	112	6	1452668.0
2020-04-24	MT	122	7	1470147.0
2020-04-25	MT	122	8	1470147.0
2020-04-26	MT	122	8	1470147.0
2020-04-27	MT	130	9	1502990.0
2020-04-28	MT	136	10	1511399.0
2020-04-29	MT	163	10	1511399.0
2020-04-30	MT	168	10	1546375.0
2020-05-01	MT	182	10	1567813.0
2020-05-02	MT	192	10	1567813.0
2020-05-03	MT	193	10	1567813.0
2020-05-04	MT	199	11	1567813.0
2020-05-05	MT	218	11	1680004.0
2020-05-06	MT	230	11	1680004.0
2020-05-07	MT	257	12	1686644.0
2020-05-08	MT	293	13	1711097.0
2020-05-09	MT	319	14	1753446.0
2020-05-10	MT	334	16	1758845.0
2020-05-11	MT	353	17	1772550.0
2020-05-12	MT	393	18	1785766.0
2020-05-13	MT	446	19	1812810.0
2020-05-14	MT	499	22	1879428.0
2020-05-15	MT	540	24	1966552.0
2020-05-16	MT	592	25	1985596.0
2020-05-17	MT	627	25	2033442.0
2020-05-18	MT	648	25	2045959.0
2020-05-19	MT	696	27	2094346.0
2020-05-20	MT	756	27	2129968.0
2020-05-21	MT	807	29	2205776.0
2020-05-22	MT	871	32	2258517.0
