## Supplementary material for "Assessing the nationwide impact of COVID-19 mitigation policies on the transmission rate of SARS-CoV-2 in Brazil": capital.csv

date	state	city	cases	deaths	population
2020-03-18	PA	Belém	1	0	1492745.0
2020-03-19	PA	Belém	1	0	1492745.0
2020-03-20	PA	Belém	2	0	1492745.0
2020-03-21	PA	Belém	2	0	1492745.0
2020-03-22	PA	Belém	4	0	1492745.0
2020-03-23	PA	Belém	4	0	1492745.0
2020-03-24	PA	Belém	4	0	1492745.0
2020-03-25	PA	Belém	4	0	1492745.0
2020-03-26	PA	Belém	6	0	1492745.0
2020-03-27	PA	Belém	9	0	1492745.0
2020-03-28	PA	Belém	10	0	1492745.0
2020-03-29	PA	Belém	12	0	1492745.0
2020-03-30	PA	Belém	17	0	1492745.0
2020-03-31	PA	Belém	21	0	1492745.0
2020-04-01	PA	Belém	25	0	1492745.0
2020-04-02	PA	Belém	28	0	1492745.0
2020-04-03	PA	Belém	42	0	1492745.0
2020-04-04	PA	Belém	45	0	1492745.0
2020-04-05	PA	Belém	49	0	1492745.0
2020-04-06	PA	Belém	75	3	1492745.0
2020-04-07	PA	Belém	100	3	1492745.0
2020-04-08	PA	Belém	111	4	1492745.0
2020-04-09	PA	Belém	114	5	1492745.0
2020-04-10	PA	Belém	147	7	1492745.0
2020-04-11	PA	Belém	161	8	1492745.0
2020-04-12	PA	Belém	180	11	1492745.0
2020-04-13	PA	Belém	218	11	1492745.0
2020-04-14	PA	Belém	272	16	1492745.0
2020-04-15	PA	Belém	328	16	1492745.0
2020-04-16	PA	Belém	389	20	1492745.0
2020-04-17	PA	Belém	435	22	1492745.0
2020-04-18	PA	Belém	446	22	1492745.0
2020-04-19	PA	Belém	467	22	1492745.0
2020-04-20	PA	Belém	610	23	1492745.0
2020-04-21	PA	Belém	674	24	1492745.0
2020-04-22	PA	Belém	776	26	1492745.0
2020-04-23	PA	Belém	804	33	1492745.0
2020-04-24	PA	Belém	981	51	1492745.0
2020-04-25	PA	Belém	1095	59	1492745.0
2020-04-26	PA	Belém	1243	67	1492745.0
2020-04-27	PA	Belém	1301	67	1492745.0
2020-04-28	PA	Belém	1344	72	1492745.0
2020-04-29	PA	Belém	1487	89	1492745.0
2020-04-30	PA	Belém	1658	139	1492745.0
2020-05-01	PA	Belém	1792	156	1492745.0
2020-05-02	PA	Belém	1980	178	1492745.0
2020-05-03	PA	Belém	2022	180	1492745.0
2020-05-04	PA	Belém	2192	186	1492745.0
2020-05-05	PA	Belém	2433	200	1492745.0
2020-05-06	PA	Belém	2898	216	1492745.0
2020-05-07	PA	Belém	3074	267	1492745.0
2020-05-08	PA	Belém	3282	297	1492745.0
2020-05-09	PA	Belém	3441	317	1492745.0
2020-05-10	PA	Belém	3512	347	1492745.0
2020-05-11	PA	Belém	3745	427	1492745.0
2020-05-12	PA	Belém	4138	489	1492745.0
2020-05-13	PA	Belém	4612	552	1492745.0
2020-05-14	PA	Belém	5055	589	1492745.0
2020-05-15	PA	Belém	5591	623	1492745.0
2020-05-16	PA	Belém	5843	652	1492745.0
2020-05-17	PA	Belém	6178	660	1492745.0
2020-05-18	PA	Belém	6607	711	1492745.0
2020-05-19	PA	Belém	6607	711	1492745.0
2020-05-20	PA	Belém	7485	912	1492745.0
2020-05-21	PA	Belém	7954	965	1492745.0
2020-05-22	PA	Belém	8627	1001	1492745.0
