## Supplementary material for "Assessing the nationwide impact of COVID-19 mitigation policies on the transmission rate of SARS-CoV-2 in Brazil": estado.csv

date	state	cases	deaths	population
2020-03-18	PA	1	0	1492745.0
2020-03-19	PA	1	0	1492745.0
2020-03-20	PA	2	0	1492745.0
2020-03-21	PA	2	0	1492745.0
2020-03-22	PA	4	0	1492745.0
2020-03-23	PA	5	0	1772094.0
2020-03-24	PA	5	0	1772094.0
2020-03-25	PA	7	0	2302692.0
2020-03-26	PA	13	0	2604732.0
2020-03-27	PA	16	0	2604732.0
2020-03-28	PA	18	0	2813005.0
2020-03-29	PA	20	0	2813005.0
2020-03-30	PA	26	0	2813005.0
2020-03-31	PA	34	0	3215883.0
2020-04-01	PA	41	1	3645152.0
2020-04-02	PA	49	1	3645152.0
2020-04-03	PA	75	1	3946079.0
2020-04-04	PA	82	1	3946079.0
2020-04-05	PA	86	1	3946079.0
2020-04-06	PA	123	5	4083969.0
2020-04-07	PA	154	5	4115451.0
2020-04-08	PA	165	6	4115451.0
2020-04-09	PA	169	7	4115451.0
2020-04-10	PA	217	9	4115451.0
2020-04-11	PA	237	11	4272768.0
2020-04-12	PA	259	14	4272768.0
2020-04-13	PA	310	14	4430334.0
2020-04-14	PA	384	21	4776958.0
2020-04-15	PA	487	21	5127822.0
2020-04-16	PA	557	26	5138647.0
2020-04-17	PA	627	32	5177865.0
2020-04-18	PA	641	33	5177865.0
2020-04-19	PA	685	34	5250552.0
2020-04-20	PA	902	35	5659623.0
2020-04-21	PA	1026	38	5907839.0
2020-04-22	PA	1195	43	6108733.0
2020-04-23	PA	1267	53	6251162.0
2020-04-24	PA	1579	86	6664900.0
2020-04-25	PA	1745	95	6699009.0
2020-04-26	PA	2070	114	6926404.0
2020-04-27	PA	2219	122	6976483.0
2020-04-28	PA	2319	132	7104964.0
2020-04-29	PA	2586	156	7446904.0
2020-04-30	PA	2999	224	7548395.0
2020-05-01	PA	3359	263	7555104.0
2020-05-02	PA	3727	306	7808876.0
2020-05-03	PA	3920	317	7844251.0
2020-05-04	PA	4262	344	7849734.0
2020-05-05	PA	4756	375	8036689.0
2020-05-06	PA	5524	410	8036689.0
2020-05-07	PA	5935	488	8120042.0
2020-05-08	PA	6519	574	8263193.0
2020-05-09	PA	7018	610	8349838.0
2020-05-10	PA	7348	672	8380806.0
2020-05-11	PA	8069	811	8401110.0
2020-05-12	PA	9059	913	8442113.0
2020-05-13	PA	10344	1021	8442113.0
2020-05-14	PA	11479	1094	8492623.0
2020-05-15	PA	12638	1174	8500212.0
2020-05-16	PA	13464	1222	8500212.0
2020-05-17	PA	14201	1279	8500212.0
2020-05-18	PA	15467	1391	8520573.0
2020-05-19	PA	15467	1391	8520573.0
2020-05-20	PA	18929	1776	8534046.0
2020-05-21	PA	20532	1891	8534046.0
2020-05-22	PA	22697	2001	8555495.0
