## Supplementary material for "Assessing the nationwide impact of COVID-19 mitigation policies on the transmission rate of SARS-CoV-2 in Brazil": interior.csv

date	state	cases	deaths
2020-03-23	PA	1	0
2020-03-24	PA	1	0
2020-03-25	PA	3	0
2020-03-26	PA	7	0
2020-03-27	PA	7	0
2020-03-28	PA	8	0
2020-03-29	PA	8	0
2020-03-30	PA	9	0
2020-03-31	PA	13	0
2020-04-01	PA	16	1
2020-04-02	PA	21	1
2020-04-03	PA	33	1
2020-04-04	PA	37	1
2020-04-05	PA	37	1
2020-04-06	PA	48	2
2020-04-07	PA	54	2
2020-04-08	PA	54	2
2020-04-09	PA	55	2
2020-04-10	PA	70	2
2020-04-11	PA	76	3
2020-04-12	PA	79	3
2020-04-13	PA	92	3
2020-04-14	PA	112	5
2020-04-15	PA	159	5
2020-04-16	PA	168	6
2020-04-17	PA	192	10
2020-04-18	PA	195	11
2020-04-19	PA	218	12
2020-04-20	PA	292	12
2020-04-21	PA	352	14
2020-04-22	PA	419	17
2020-04-23	PA	463	20
2020-04-24	PA	598	35
2020-04-25	PA	650	36
2020-04-26	PA	827	47
2020-04-27	PA	918	55
2020-04-28	PA	975	60
2020-04-29	PA	1099	67
2020-04-30	PA	1341	85
2020-05-01	PA	1567	107
2020-05-02	PA	1747	128
2020-05-03	PA	1898	137
2020-05-04	PA	2070	158
2020-05-05	PA	2323	175
2020-05-06	PA	2626	194
2020-05-07	PA	2861	221
2020-05-08	PA	3237	277
2020-05-09	PA	3577	293
2020-05-10	PA	3836	325
2020-05-11	PA	4324	384
2020-05-12	PA	4921	424
2020-05-13	PA	5732	469
2020-05-14	PA	6424	505
2020-05-15	PA	7047	551
2020-05-16	PA	7621	570
2020-05-17	PA	8023	619
2020-05-18	PA	8860	680
2020-05-19	PA	8860	680
2020-05-20	PA	11444	864
2020-05-21	PA	12578	926
2020-05-22	PA	14070	1000
