## Supplementary material for "Assessing the nationwide impact of COVID-19 mitigation policies on the transmission rate of SARS-CoV-2 in Brazil": capital.csv

date	state	city	cases	deaths	population
2020-03-18	PB	João Pessoa	1	0	809015.0
2020-03-19	PB	João Pessoa	1	0	809015.0
2020-03-20	PB	João Pessoa	1	0	809015.0
2020-03-21	PB	João Pessoa	1	0	809015.0
2020-03-22	PB	João Pessoa	1	0	809015.0
2020-03-23	PB	João Pessoa	1	0	809015.0
2020-03-24	PB	João Pessoa	2	0	809015.0
2020-03-25	PB	João Pessoa	4	0	809015.0
2020-03-26	PB	João Pessoa	5	0	809015.0
2020-03-27	PB	João Pessoa	7	0	809015.0
2020-03-28	PB	João Pessoa	10	0	809015.0
2020-03-29	PB	João Pessoa	10	0	809015.0
2020-03-30	PB	João Pessoa	12	0	809015.0
2020-03-31	PB	João Pessoa	13	0	809015.0
2020-04-01	PB	João Pessoa	15	0	809015.0
2020-04-02	PB	João Pessoa	23	0	809015.0
2020-04-03	PB	João Pessoa	24	0	809015.0
2020-04-04	PB	João Pessoa	26	1	809015.0
2020-04-05	PB	João Pessoa	26	2	809015.0
2020-04-06	PB	João Pessoa	27	2	809015.0
2020-04-07	PB	João Pessoa	30	2	809015.0
2020-04-08	PB	João Pessoa	40	4	809015.0
2020-04-09	PB	João Pessoa	59	7	809015.0
2020-04-10	PB	João Pessoa	64	7	809015.0
2020-04-11	PB	João Pessoa	78	8	809015.0
2020-04-12	PB	João Pessoa	86	8	809015.0
2020-04-13	PB	João Pessoa	103	11	809015.0
2020-04-14	PB	João Pessoa	115	14	809015.0
2020-04-15	PB	João Pessoa	124	16	809015.0
2020-04-16	PB	João Pessoa	142	16	809015.0
2020-04-17	PB	João Pessoa	148	17	809015.0
2020-04-18	PB	João Pessoa	163	17	809015.0
2020-04-19	PB	João Pessoa	172	19	809015.0
2020-04-20	PB	João Pessoa	185	20	809015.0
2020-04-21	PB	João Pessoa	205	25	809015.0
2020-04-22	PB	João Pessoa	230	25	809015.0
2020-04-23	PB	João Pessoa	254	28	809015.0
2020-04-24	PB	João Pessoa	286	28	809015.0
2020-04-25	PB	João Pessoa	313	28	809015.0
2020-04-26	PB	João Pessoa	349	28	809015.0
2020-04-27	PB	João Pessoa	410	28	809015.0
2020-04-28	PB	João Pessoa	436	29	809015.0
2020-04-29	PB	João Pessoa	499	32	809015.0
2020-04-30	PB	João Pessoa	563	33	809015.0
2020-05-01	PB	João Pessoa	614	36	809015.0
2020-05-02	PB	João Pessoa	701	37	809015.0
2020-05-03	PB	João Pessoa	711	39	809015.0
2020-05-04	PB	João Pessoa	802	40	809015.0
2020-05-05	PB	João Pessoa	865	44	809015.0
2020-05-06	PB	João Pessoa	907	47	809015.0
2020-05-07	PB	João Pessoa	982	51	809015.0
2020-05-08	PB	João Pessoa	1062	52	809015.0
2020-05-09	PB	João Pessoa	1114	54	809015.0
2020-05-10	PB	João Pessoa	1179	58	809015.0
2020-05-11	PB	João Pessoa	1230	59	809015.0
2020-05-12	PB	João Pessoa	1316	62	809015.0
2020-05-13	PB	João Pessoa	1368	63	809015.0
2020-05-14	PB	João Pessoa	1451	64	809015.0
2020-05-15	PB	João Pessoa	1478	68	809015.0
2020-05-16	PB	João Pessoa	1540	72	809015.0
2020-05-17	PB	João Pessoa	1697	75	809015.0
2020-05-18	PB	João Pessoa	1799	78	809015.0
2020-05-19	PB	João Pessoa	1889	81	809015.0
2020-05-20	PB	João Pessoa	2088	83	809015.0
2020-05-21	PB	João Pessoa	2226	89	809015.0
2020-05-22	PB	João Pessoa	2226	89	809015.0
