## Supplementary material for "Assessing the nationwide impact of COVID-19 mitigation policies on the transmission rate of SARS-CoV-2 in Brazil": estado.csv

date	state	cases	deaths	population
2020-03-18	PB	1	0	809015.0
2020-03-19	PB	1	0	809015.0
2020-03-20	PB	1	0	809015.0
2020-03-21	PB	1	0	809015.0
2020-03-22	PB	1	0	809015.0
2020-03-23	PB	2	0	815132.0
2020-03-24	PB	3	0	815132.0
2020-03-25	PB	5	0	815132.0
2020-03-26	PB	6	0	815132.0
2020-03-27	PB	10	0	1294307.0
2020-03-28	PB	14	0	1294307.0
2020-03-29	PB	14	0	1294307.0
2020-03-30	PB	17	0	1401912.0
2020-03-31	PB	18	1	1401912.0
2020-04-01	PB	21	1	1469648.0
2020-04-02	PB	29	1	1469648.0
2020-04-03	PB	32	1	1490497.0
2020-04-04	PB	34	3	1490497.0
2020-04-05	PB	35	4	1490497.0
2020-04-06	PB	36	4	1490497.0
2020-04-07	PB	41	4	1627083.0
2020-04-08	PB	55	7	1723963.0
2020-04-09	PB	79	11	1723963.0
2020-04-10	PB	85	11	1723963.0
2020-04-11	PB	101	13	1723963.0
2020-04-12	PB	111	13	1776588.0
2020-04-13	PB	136	16	1776588.0
2020-04-14	PB	152	21	1809998.0
2020-04-15	PB	165	24	1809998.0
2020-04-16	PB	195	26	1842799.0
2020-04-17	PB	205	28	1881339.0
2020-04-18	PB	236	29	1930092.0
2020-04-19	PB	245	32	1930092.0
2020-04-20	PB	263	33	1932653.0
2020-04-21	PB	301	39	2061112.0
2020-04-22	PB	345	40	2122106.0
2020-04-23	PB	386	44	2180939.0
2020-04-24	PB	447	46	2300456.0
2020-04-25	PB	499	49	2361825.0
2020-04-26	PB	543	50	2394832.0
2020-04-27	PB	633	53	2444172.0
2020-04-28	PB	698	57	2482728.0
2020-04-29	PB	814	62	2546889.0
2020-04-30	PB	926	67	2646333.0
2020-05-01	PB	1034	74	2746683.0
2020-05-02	PB	1169	76	2765906.0
2020-05-03	PB	1219	79	2775808.0
2020-05-04	PB	1361	85	2835190.0
2020-05-05	PB	1493	92	2884130.0
2020-05-06	PB	1657	101	2938255.0
2020-05-07	PB	1849	111	3008306.0
2020-05-08	PB	2030	114	3055638.0
2020-05-09	PB	2156	124	3055638.0
2020-05-10	PB	2341	135	3161675.0
2020-05-11	PB	2525	139	3212206.0
2020-05-12	PB	2777	154	3274466.0
2020-05-13	PB	3045	157	3344376.0
2020-05-14	PB	3361	160	3401682.0
2020-05-15	PB	3739	170	3428165.0
2020-05-16	PB	4063	183	3473102.0
2020-05-17	PB	4347	194	3503648.0
2020-05-18	PB	4786	207	3544705.0
2020-05-19	PB	5300	219	3593421.0
2020-05-20	PB	5838	230	3661714.0
2020-05-21	PB	6238	245	3704868.0
2020-05-22	PB	6882	248	3787177.0
