## Supplementary material for "Assessing the nationwide impact of COVID-19 mitigation policies on the transmission rate of SARS-CoV-2 in Brazil": interior.csv

date	state	cases	deaths	population
2020-03-23	PB	1	0	6117.0
2020-03-24	PB	1	0	6117.0
2020-03-25	PB	1	0	6117.0
2020-03-26	PB	1	0	6117.0
2020-03-27	PB	3	0	485292.0
2020-03-28	PB	4	0	485292.0
2020-03-29	PB	4	0	485292.0
2020-03-30	PB	5	0	592897.0
2020-03-31	PB	5	1	592897.0
2020-04-01	PB	6	1	660633.0
2020-04-02	PB	6	1	660633.0
2020-04-03	PB	8	1	681482.0
2020-04-04	PB	8	2	681482.0
2020-04-05	PB	9	2	681482.0
2020-04-06	PB	9	2	681482.0
2020-04-07	PB	11	2	818068.0
2020-04-08	PB	15	3	914948.0
2020-04-09	PB	20	4	914948.0
2020-04-10	PB	21	4	914948.0
2020-04-11	PB	23	5	914948.0
2020-04-12	PB	25	5	967573.0
2020-04-13	PB	33	5	967573.0
2020-04-14	PB	37	7	1000983.0
2020-04-15	PB	41	8	1000983.0
2020-04-16	PB	53	10	1033784.0
2020-04-17	PB	57	11	1072324.0
2020-04-18	PB	73	12	1121077.0
2020-04-19	PB	73	13	1121077.0
2020-04-20	PB	78	13	1123638.0
2020-04-21	PB	96	14	1252097.0
2020-04-22	PB	115	15	1313091.0
2020-04-23	PB	132	16	1371924.0
2020-04-24	PB	161	18	1491441.0
2020-04-25	PB	186	21	1552810.0
2020-04-26	PB	194	22	1585817.0
2020-04-27	PB	223	25	1635157.0
2020-04-28	PB	262	28	1673713.0
2020-04-29	PB	315	30	1737874.0
2020-04-30	PB	363	34	1837318.0
2020-05-01	PB	420	38	1937668.0
2020-05-02	PB	468	39	1956891.0
2020-05-03	PB	508	40	1966793.0
2020-05-04	PB	559	45	2026175.0
2020-05-05	PB	628	48	2075115.0
2020-05-06	PB	750	54	2129240.0
2020-05-07	PB	867	60	2199291.0
2020-05-08	PB	968	62	2246623.0
2020-05-09	PB	1042	70	2246623.0
2020-05-10	PB	1162	77	2352660.0
2020-05-11	PB	1295	80	2403191.0
2020-05-12	PB	1461	92	2465451.0
2020-05-13	PB	1677	94	2535361.0
2020-05-14	PB	1910	96	2592667.0
2020-05-15	PB	2261	102	2619150.0
2020-05-16	PB	2523	111	2664087.0
2020-05-17	PB	2650	119	2694633.0
2020-05-18	PB	2987	129	2735690.0
2020-05-19	PB	3411	138	2784406.0
2020-05-20	PB	3750	147	2852699.0
2020-05-21	PB	4012	156	2895853.0
2020-05-22	PB	4656	159	2978162.0
