## Supplementary material for "Assessing the nationwide impact of COVID-19 mitigation policies on the transmission rate of SARS-CoV-2 in Brazil": capital.csv

date	state	city	cases	deaths	population
2020-03-12	PE	Recife	2	0	1645727.0
2020-03-13	PE	Recife	2	0	1645727.0
2020-03-14	PE	Recife	6	0	1645727.0
2020-03-15	PE	Recife	7	0	1645727.0
2020-03-16	PE	Recife	7	0	1645727.0
2020-03-17	PE	Recife	13	0	1645727.0
2020-03-18	PE	Recife	14	0	1645727.0
2020-03-19	PE	Recife	14	0	1645727.0
2020-03-20	PE	Recife	14	0	1645727.0
2020-03-21	PE	Recife	25	0	1645727.0
2020-03-22	PE	Recife	28	0	1645727.0
2020-03-23	PE	Recife	30	0	1645727.0
2020-03-24	PE	Recife	30	0	1645727.0
2020-03-25	PE	Recife	31	1	1645727.0
2020-03-26	PE	Recife	33	2	1645727.0
2020-03-27	PE	Recife	38	3	1645727.0
2020-03-28	PE	Recife	46	4	1645727.0
2020-03-29	PE	Recife	50	4	1645727.0
2020-03-30	PE	Recife	52	4	1645727.0
2020-03-31	PE	Recife	58	4	1645727.0
2020-04-01	PE	Recife	64	5	1645727.0
2020-04-02	PE	Recife	74	6	1645727.0
2020-04-03	PE	Recife	92	6	1645727.0
2020-04-04	PE	Recife	119	10	1645727.0
2020-04-05	PE	Recife	139	14	1645727.0
2020-04-06	PE	Recife	146	16	1645727.0
2020-04-07	PE	Recife	221	18	1645727.0
2020-04-08	PE	Recife	254	21	1645727.0
2020-04-09	PE	Recife	340	27	1645727.0
2020-04-10	PE	Recife	413	32	1645727.0
2020-04-11	PE	Recife	486	34	1645727.0
2020-04-12	PE	Recife	557	37	1645727.0
2020-04-13	PE	Recife	672	46	1645727.0
2020-04-14	PE	Recife	733	50	1645727.0
2020-04-15	PE	Recife	857	62	1645727.0
2020-04-16	PE	Recife	958	70	1645727.0
2020-04-17	PE	Recife	1136	85	1645727.0
2020-04-18	PE	Recife	1255	94	1645727.0
2020-04-19	PE	Recife	1399	100	1645727.0
2020-04-20	PE	Recife	1552	107	1645727.0
2020-04-21	PE	Recife	1687	114	1645727.0
2020-04-22	PE	Recife	1904	124	1645727.0
2020-04-23	PE	Recife	2062	138	1645727.0
2020-04-24	PE	Recife	1647	152	1645727.0
2020-04-25	PE	Recife	1776	164	1645727.0
2020-04-26	PE	Recife	2722	182	1645727.0
2020-04-27	PE	Recife	2971	195	1645727.0
2020-04-28	PE	Recife	3158	219	1645727.0
2020-04-29	PE	Recife	3423	236	1645727.0
2020-04-30	PE	Recife	3780	250	1645727.0
2020-05-01	PE	Recife	4021	257	1645727.0
2020-05-02	PE	Recife	4453	267	1645727.0
2020-05-03	PE	Recife	4702	273	1645727.0
2020-05-04	PE	Recife	4807	295	1645727.0
2020-05-05	PE	Recife	4807	295	1645727.0
2020-05-06	PE	Recife	4807	295	1645727.0
2020-05-07	PE	Recife	5775	354	1645727.0
2020-05-08	PE	Recife	5775	354	1645727.0
2020-05-09	PE	Recife	6581	385	1645727.0
2020-05-10	PE	Recife	6984	415	1645727.0
2020-05-11	PE	Recife	7224	425	1645727.0
2020-05-12	PE	Recife	7477	450	1645727.0
2020-05-13	PE	Recife	7757	479	1645727.0
2020-05-14	PE	Recife	8096	507	1645727.0
2020-05-15	PE	Recife	8352	538	1645727.0
2020-05-16	PE	Recife	9413	573	1645727.0
2020-05-17	PE	Recife	9772	596	1645727.0
2020-05-18	PE	Recife	10047	645	1645727.0
2020-05-19	PE	Recife	10561	682	1645727.0
2020-05-20	PE	Recife	11054	715	1645727.0
2020-05-21	PE	Recife	11584	747	1645727.0
2020-05-22	PE	Recife	12523	803	1645727.0
