## Supplementary material for "Assessing the nationwide impact of COVID-19 mitigation policies on the transmission rate of SARS-CoV-2 in Brazil": estado.csv

date	state	cases	deaths	population
2020-03-12	PE	2	0	1645727.0
2020-03-13	PE	2	0	1645727.0
2020-03-14	PE	7	0	1645727.0
2020-03-15	PE	8	0	1645727.0
2020-03-16	PE	8	0	1645727.0
2020-03-17	PE	18	0	2424464.0
2020-03-18	PE	19	0	2424464.0
2020-03-19	PE	19	0	2424464.0
2020-03-20	PE	19	0	2424464.0
2020-03-21	PE	33	0	2424464.0
2020-03-22	PE	37	0	2816946.0
2020-03-23	PE	42	0	3527209.0
2020-03-24	PE	42	0	3527209.0
2020-03-25	PE	46	1	3527209.0
2020-03-26	PE	48	3	3527209.0
2020-03-27	PE	57	4	3767856.0
2020-03-28	PE	68	5	3881086.0
2020-03-29	PE	73	5	3881086.0
2020-03-30	PE	77	6	3944336.0
2020-03-31	PE	87	6	3975190.0
2020-04-01	PE	95	8	4013576.0
2020-04-02	PE	106	9	4013576.0
2020-04-03	PE	136	10	4552398.0
2020-04-04	PE	176	14	4552398.0
2020-04-05	PE	201	21	4552398.0
2020-04-06	PE	223	30	4647355.0
2020-04-07	PE	352	34	5187319.0
2020-04-08	PE	401	46	5290590.0
2020-04-09	PE	555	56	5766677.0
2020-04-10	PE	684	65	6035030.0
2020-04-11	PE	816	72	6354455.0
2020-04-12	PE	960	85	6470794.0
2020-04-13	PE	1154	102	6652480.0
2020-04-14	PE	1284	115	6711807.0
2020-04-15	PE	1484	143	6774476.0
2020-04-16	PE	1683	160	6977507.0
2020-04-17	PE	2006	186	7189028.0
2020-04-18	PE	2191	205	7227162.0
2020-04-19	PE	2459	216	7467340.0
2020-04-20	PE	2690	234	7533924.0
2020-04-21	PE	2908	260	7639302.0
2020-04-22	PE	3298	282	7731475.0
2020-04-23	PE	3605	312	7814774.0
2020-04-24	PE	3999	348	7933000.0
2020-04-25	PE	4507	381	7996895.0
2020-04-26	PE	4898	415	8274829.0
2020-04-27	PE	5358	450	8301451.0
2020-04-28	PE	5724	508	8408719.0
2020-04-29	PE	6194	538	8494388.0
2020-04-30	PE	6876	565	8600290.0
2020-05-01	PE	7334	603	8642949.0
2020-05-02	PE	8145	628	8753157.0
2020-05-03	PE	8643	652	8909108.0
2020-05-04	PE	8863	691	8941981.0
2020-05-05	PE	9325	749	8941981.0
2020-05-06	PE	9325	749	8941981.0
2020-05-07	PE	10824	845	8980797.0
2020-05-08	PE	11587	927	8980797.0
2020-05-09	PE	12470	972	9015697.0
2020-05-10	PE	13275	1047	9031592.0
2020-05-11	PE	13768	1087	9124770.0
2020-05-12	PE	14309	1157	9158722.0
2020-05-13	PE	14901	1224	9170245.0
2020-05-14	PE	15588	1298	9184586.0
2020-05-15	PE	16209	1381	9230916.0
2020-05-16	PE	18488	1461	9252888.0
2020-05-17	PE	19452	1516	9260581.0
2020-05-18	PE	20094	1640	9281127.0
2020-05-19	PE	21242	1741	9281127.0
2020-05-20	PE	22560	1834	9293719.0
2020-05-21	PE	23911	1925	9315729.0
2020-05-22	PE	25760	2057	9376242.0
