## Supplementary material for "Assessing the nationwide impact of COVID-19 mitigation policies on the transmission rate of SARS-CoV-2 in Brazil": interior.csv

date	state	cases	deaths	population
2020-03-14	PE	1	0	0.0
2020-03-15	PE	1	0	0.0
2020-03-16	PE	1	0	0.0
2020-03-17	PE	5	0	778737.0
2020-03-18	PE	5	0	778737.0
2020-03-19	PE	5	0	778737.0
2020-03-20	PE	5	0	778737.0
2020-03-21	PE	8	0	778737.0
2020-03-22	PE	9	0	1171219.0
2020-03-23	PE	12	0	1881482.0
2020-03-24	PE	12	0	1881482.0
2020-03-25	PE	15	0	1881482.0
2020-03-26	PE	15	1	1881482.0
2020-03-27	PE	19	1	2122129.0
2020-03-28	PE	22	1	2235359.0
2020-03-29	PE	23	1	2235359.0
2020-03-30	PE	25	2	2298609.0
2020-03-31	PE	29	2	2329463.0
2020-04-01	PE	31	3	2367849.0
2020-04-02	PE	32	3	2367849.0
2020-04-03	PE	44	4	2906671.0
2020-04-04	PE	57	4	2906671.0
2020-04-05	PE	62	7	2906671.0
2020-04-06	PE	77	14	3001628.0
2020-04-07	PE	131	16	3541592.0
2020-04-08	PE	147	25	3644863.0
2020-04-09	PE	215	29	4120950.0
2020-04-10	PE	271	33	4389303.0
2020-04-11	PE	330	38	4708728.0
2020-04-12	PE	403	48	4825067.0
2020-04-13	PE	482	56	5006753.0
2020-04-14	PE	551	65	5066080.0
2020-04-15	PE	627	81	5128749.0
2020-04-16	PE	725	90	5331780.0
2020-04-17	PE	870	101	5543301.0
2020-04-18	PE	936	111	5581435.0
2020-04-19	PE	1060	116	5821613.0
2020-04-20	PE	1138	127	5888197.0
2020-04-21	PE	1221	146	5993575.0
2020-04-22	PE	1394	158	6085748.0
2020-04-23	PE	1543	174	6169047.0
2020-04-24	PE	2352	196	6287273.0
2020-04-25	PE	2731	217	6351168.0
2020-04-26	PE	2176	233	6629102.0
2020-04-27	PE	2387	255	6655724.0
2020-04-28	PE	2566	289	6762992.0
2020-04-29	PE	2771	302	6848661.0
2020-04-30	PE	3096	315	6954563.0
2020-05-01	PE	3313	346	6997222.0
2020-05-02	PE	3692	361	7107430.0
2020-05-03	PE	3941	379	7263381.0
2020-05-04	PE	4056	396	7296254.0
2020-05-05	PE	4518	454	7296254.0
2020-05-06	PE	4518	454	7296254.0
2020-05-07	PE	5049	491	7335070.0
2020-05-08	PE	5812	573	7335070.0
2020-05-09	PE	5889	587	7369970.0
2020-05-10	PE	6291	632	7385865.0
2020-05-11	PE	6544	662	7479043.0
2020-05-12	PE	6832	707	7512995.0
2020-05-13	PE	7144	745	7524518.0
2020-05-14	PE	7492	791	7538859.0
2020-05-15	PE	7857	843	7585189.0
2020-05-16	PE	9075	888	7607161.0
2020-05-17	PE	9680	920	7614854.0
2020-05-18	PE	10047	995	7635400.0
2020-05-19	PE	10681	1059	7635400.0
2020-05-20	PE	11506	1119	7647992.0
2020-05-21	PE	12327	1178	7670002.0
2020-05-22	PE	13237	1254	7730515.0
