## Supplementary material for "Assessing the nationwide impact of COVID-19 mitigation policies on the transmission rate of SARS-CoV-2 in Brazil": capital.csv

date	state	city	cases	deaths	population
2020-03-19	PI	Teresina	3	0	864845.0
2020-03-20	PI	Teresina	4	0	864845.0
2020-03-21	PI	Teresina	4	0	864845.0
2020-03-22	PI	Teresina	6	0	864845.0
2020-03-23	PI	Teresina	6	0	864845.0
2020-03-24	PI	Teresina	8	0	864845.0
2020-03-25	PI	Teresina	9	0	864845.0
2020-03-26	PI	Teresina	9	0	864845.0
2020-03-27	PI	Teresina	9	0	864845.0
2020-03-28	PI	Teresina	9	0	864845.0
2020-03-29	PI	Teresina	9	0	864845.0
2020-03-30	PI	Teresina	16	2	864845.0
2020-03-31	PI	Teresina	16	2	864845.0
2020-04-01	PI	Teresina	17	2	864845.0
2020-04-02	PI	Teresina	17	2	864845.0
2020-04-03	PI	Teresina	19	2	864845.0
2020-04-04	PI	Teresina	21	2	864845.0
2020-04-05	PI	Teresina	21	2	864845.0
2020-04-06	PI	Teresina	22	2	864845.0
2020-04-07	PI	Teresina	24	3	864845.0
2020-04-08	PI	Teresina	31	4	864845.0
2020-04-09	PI	Teresina	32	5	864845.0
2020-04-10	PI	Teresina	33	5	864845.0
2020-04-11	PI	Teresina	36	5	864845.0
2020-04-12	PI	Teresina	42	5	864845.0
2020-04-13	PI	Teresina	47	5	864845.0
2020-04-14	PI	Teresina	63	5	864845.0
2020-04-15	PI	Teresina	77	5	864845.0
2020-04-16	PI	Teresina	86	5	864845.0
2020-04-17	PI	Teresina	94	5	864845.0
2020-04-18	PI	Teresina	111	5	864845.0
2020-04-19	PI	Teresina	122	5	864845.0
2020-04-20	PI	Teresina	136	7	864845.0
2020-04-21	PI	Teresina	150	7	864845.0
2020-04-22	PI	Teresina	156	7	864845.0
2020-04-23	PI	Teresina	179	7	864845.0
2020-04-24	PI	Teresina	204	8	864845.0
2020-04-25	PI	Teresina	223	8	864845.0
2020-04-26	PI	Teresina	237	8	864845.0
2020-04-27	PI	Teresina	271	9	864845.0
2020-04-28	PI	Teresina	284	11	864845.0
2020-04-29	PI	Teresina	321	11	864845.0
2020-04-30	PI	Teresina	383	11	864845.0
2020-05-01	PI	Teresina	420	13	864845.0
2020-05-02	PI	Teresina	458	14	864845.0
2020-05-03	PI	Teresina	485	14	864845.0
2020-05-04	PI	Teresina	540	14	864845.0
2020-05-05	PI	Teresina	580	14	864845.0
2020-05-06	PI	Teresina	653	17	864845.0
2020-05-07	PI	Teresina	697	18	864845.0
2020-05-08	PI	Teresina	733	19	864845.0
2020-05-09	PI	Teresina	755	22	864845.0
2020-05-10	PI	Teresina	786	22	864845.0
2020-05-11	PI	Teresina	847	23	864845.0
2020-05-12	PI	Teresina	937	26	864845.0
2020-05-13	PI	Teresina	1033	26	864845.0
2020-05-14	PI	Teresina	1089	26	864845.0
2020-05-15	PI	Teresina	1146	29	864845.0
2020-05-16	PI	Teresina	1245	34	864845.0
2020-05-17	PI	Teresina	1260	39	864845.0
2020-05-18	PI	Teresina	1327	40	864845.0
2020-05-19	PI	Teresina	1385	42	864845.0
2020-05-20	PI	Teresina	1504	45	864845.0
2020-05-21	PI	Teresina	1577	46	864845.0
2020-05-22	PI	Teresina	1626	47	864845.0
