## Supplementary material for "Assessing the nationwide impact of COVID-19 mitigation policies on the transmission rate of SARS-CoV-2 in Brazil": estado.csv

date	state	cases	deaths	population
2020-03-19	PI	3	0	864845.0
2020-03-20	PI	4	0	864845.0
2020-03-21	PI	4	0	864845.0
2020-03-22	PI	6	0	864845.0
2020-03-23	PI	6	0	864845.0
2020-03-24	PI	8	0	864845.0
2020-03-25	PI	9	0	864845.0
2020-03-26	PI	9	0	864845.0
2020-03-27	PI	10	1	870191.0
2020-03-28	PI	11	1	1023269.0
2020-03-29	PI	11	1	1023269.0
2020-03-30	PI	18	4	1023269.0
2020-03-31	PI	18	4	1023269.0
2020-04-01	PI	19	4	1023269.0
2020-04-02	PI	19	4	1023269.0
2020-04-03	PI	22	4	1070102.0
2020-04-04	PI	24	4	1070102.0
2020-04-05	PI	24	4	1070102.0
2020-04-06	PI	26	4	1098893.0
2020-04-07	PI	31	5	1098893.0
2020-04-08	PI	38	6	1098893.0
2020-04-09	PI	40	7	1098893.0
2020-04-10	PI	41	7	1098893.0
2020-04-11	PI	44	7	1098893.0
2020-04-12	PI	51	7	1098893.0
2020-04-13	PI	58	8	1121936.0
2020-04-14	PI	75	8	1156646.0
2020-04-15	PI	91	8	1281062.0
2020-04-16	PI	102	8	1310187.0
2020-04-17	PI	123	9	1397918.0
2020-04-18	PI	144	10	1453668.0
2020-04-19	PI	158	12	1557000.0
2020-04-20	PI	186	14	1614468.0
2020-04-21	PI	206	15	1623038.0
2020-04-22	PI	217	15	1623038.0
2020-04-23	PI	256	16	1692990.0
2020-04-24	PI	297	17	1777571.0
2020-04-25	PI	331	18	1920232.0
2020-04-26	PI	364	20	1961038.0
2020-04-27	PI	408	21	2090602.0
2020-04-28	PI	454	24	2132956.0
2020-04-29	PI	513	24	2150145.0
2020-04-30	PI	600	24	2160856.0
2020-05-01	PI	665	26	2202375.0
2020-05-02	PI	742	28	2254625.0
2020-05-03	PI	784	28	2302962.0
2020-05-04	PI	875	29	2372622.0
2020-05-05	PI	949	30	2372622.0
2020-05-06	PI	1051	35	2378482.0
2020-05-07	PI	1131	37	2405431.0
2020-05-08	PI	1233	38	2446578.0
2020-05-09	PI	1278	42	2466085.0
2020-05-10	PI	1332	45	2474577.0
2020-05-11	PI	1443	49	2484558.0
2020-05-12	PI	1612	57	2498862.0
2020-05-13	PI	1784	60	2525772.0
2020-05-14	PI	1905	60	2539858.0
2020-05-15	PI	2085	65	2563396.0
2020-05-16	PI	2252	72	2575584.0
2020-05-17	PI	2287	80	2575584.0
2020-05-18	PI	2440	85	2607575.0
2020-05-19	PI	2637	87	2702206.0
2020-05-20	PI	2852	91	2757654.0
2020-05-21	PI	3074	93	2761754.0
2020-05-22	PI	3258	99	2773533.0
