## Supplementary material for "Assessing the nationwide impact of COVID-19 mitigation policies on the transmission rate of SARS-CoV-2 in Brazil": interior.csv

date	state	cases	deaths	population
2020-03-27	PI	1	1	5346.0
2020-03-28	PI	2	1	158424.0
2020-03-29	PI	2	1	158424.0
2020-03-30	PI	2	2	158424.0
2020-03-31	PI	2	2	158424.0
2020-04-01	PI	2	2	158424.0
2020-04-02	PI	2	2	158424.0
2020-04-03	PI	3	2	205257.0
2020-04-04	PI	3	2	205257.0
2020-04-05	PI	3	2	205257.0
2020-04-06	PI	4	2	234048.0
2020-04-07	PI	7	2	234048.0
2020-04-08	PI	7	2	234048.0
2020-04-09	PI	8	2	234048.0
2020-04-10	PI	8	2	234048.0
2020-04-11	PI	8	2	234048.0
2020-04-12	PI	9	2	234048.0
2020-04-13	PI	11	3	257091.0
2020-04-14	PI	12	3	291801.0
2020-04-15	PI	14	3	416217.0
2020-04-16	PI	16	3	445342.0
2020-04-17	PI	29	4	533073.0
2020-04-18	PI	33	5	588823.0
2020-04-19	PI	36	7	692155.0
2020-04-20	PI	50	7	749623.0
2020-04-21	PI	56	8	758193.0
2020-04-22	PI	61	8	758193.0
2020-04-23	PI	77	9	828145.0
2020-04-24	PI	93	9	912726.0
2020-04-25	PI	108	10	1055387.0
2020-04-26	PI	127	12	1096193.0
2020-04-27	PI	137	12	1225757.0
2020-04-28	PI	170	13	1268111.0
2020-04-29	PI	192	13	1285300.0
2020-04-30	PI	217	13	1296011.0
2020-05-01	PI	245	13	1337530.0
2020-05-02	PI	284	14	1389780.0
2020-05-03	PI	299	14	1438117.0
2020-05-04	PI	335	15	1507777.0
2020-05-05	PI	369	16	1507777.0
2020-05-06	PI	398	18	1513637.0
2020-05-07	PI	434	19	1540586.0
2020-05-08	PI	500	19	1581733.0
2020-05-09	PI	523	20	1601240.0
2020-05-10	PI	546	23	1609732.0
2020-05-11	PI	596	26	1619713.0
2020-05-12	PI	675	31	1634017.0
2020-05-13	PI	751	34	1660927.0
2020-05-14	PI	816	34	1675013.0
2020-05-15	PI	939	36	1698551.0
2020-05-16	PI	1007	38	1710739.0
2020-05-17	PI	1027	41	1710739.0
2020-05-18	PI	1113	45	1742730.0
2020-05-19	PI	1252	45	1837361.0
2020-05-20	PI	1348	46	1892809.0
2020-05-21	PI	1497	47	1896909.0
2020-05-22	PI	1632	52	1908688.0
