## Supplementary material for "Assessing the nationwide impact of COVID-19 mitigation policies on the transmission rate of SARS-CoV-2 in Brazil": capital.csv

date	state	city	cases	deaths	population
2020-03-12	PR	Curitiba	5	0	1933105.0
2020-03-13	PR	Curitiba	5	0	1933105.0
2020-03-14	PR	Curitiba	5	0	1933105.0
2020-03-15	PR	Curitiba	5	0	1933105.0
2020-03-16	PR	Curitiba	5	0	1933105.0
2020-03-17	PR	Curitiba	7	0	1933105.0
2020-03-18	PR	Curitiba	8	0	1933105.0
2020-03-19	PR	Curitiba	17	0	1933105.0
2020-03-20	PR	Curitiba	27	0	1933105.0
2020-03-21	PR	Curitiba	31	0	1933105.0
2020-03-22	PR	Curitiba	31	0	1933105.0
2020-03-23	PR	Curitiba	34	0	1933105.0
2020-03-24	PR	Curitiba	40	0	1933105.0
2020-03-25	PR	Curitiba	60	0	1933105.0
2020-03-26	PR	Curitiba	66	0	1933105.0
2020-03-27	PR	Curitiba	71	0	1933105.0
2020-03-28	PR	Curitiba	74	0	1933105.0
2020-03-29	PR	Curitiba	73	0	1933105.0
2020-03-30	PR	Curitiba	77	0	1933105.0
2020-03-31	PR	Curitiba	87	0	1933105.0
2020-04-01	PR	Curitiba	97	0	1933105.0
2020-04-02	PR	Curitiba	99	0	1933105.0
2020-04-03	PR	Curitiba	114	0	1933105.0
2020-04-04	PR	Curitiba	153	0	1933105.0
2020-04-05	PR	Curitiba	172	0	1933105.0
2020-04-06	PR	Curitiba	175	3	1933105.0
2020-04-07	PR	Curitiba	194	3	1933105.0
2020-04-08	PR	Curitiba	205	3	1933105.0
2020-04-09	PR	Curitiba	237	5	1933105.0
2020-04-10	PR	Curitiba	251	5	1933105.0
2020-04-11	PR	Curitiba	279	5	1933105.0
2020-04-12	PR	Curitiba	302	6	1933105.0
2020-04-13	PR	Curitiba	299	6	1933105.0
2020-04-14	PR	Curitiba	302	7	1933105.0
2020-04-15	PR	Curitiba	306	8	1933105.0
2020-04-16	PR	Curitiba	320	8	1933105.0
2020-04-17	PR	Curitiba	335	8	1933105.0
2020-04-18	PR	Curitiba	346	9	1933105.0
2020-04-19	PR	Curitiba	360	9	1933105.0
2020-04-20	PR	Curitiba	369	9	1933105.0
2020-04-21	PR	Curitiba	373	11	1933105.0
2020-04-22	PR	Curitiba	380	14	1933105.0
2020-04-23	PR	Curitiba	389	14	1933105.0
2020-04-24	PR	Curitiba	397	14	1933105.0
2020-04-25	PR	Curitiba	401	14	1933105.0
2020-04-26	PR	Curitiba	404	16	1933105.0
2020-04-27	PR	Curitiba	414	16	1933105.0
2020-04-28	PR	Curitiba	426	17	1933105.0
2020-04-29	PR	Curitiba	434	17	1933105.0
2020-04-30	PR	Curitiba	444	20	1933105.0
2020-05-01	PR	Curitiba	453	23	1933105.0
2020-05-02	PR	Curitiba	467	23	1933105.0
2020-05-03	PR	Curitiba	470	23	1933105.0
2020-05-04	PR	Curitiba	485	23	1933105.0
2020-05-05	PR	Curitiba	491	26	1933105.0
2020-05-06	PR	Curitiba	500	26	1933105.0
2020-05-07	PR	Curitiba	506	27	1933105.0
2020-05-08	PR	Curitiba	514	28	1933105.0
2020-05-09	PR	Curitiba	541	29	1933105.0
2020-05-10	PR	Curitiba	553	29	1933105.0
2020-05-11	PR	Curitiba	554	29	1933105.0
2020-05-12	PR	Curitiba	557	29	1933105.0
2020-05-13	PR	Curitiba	571	30	1933105.0
2020-05-14	PR	Curitiba	582	31	1933105.0
2020-05-15	PR	Curitiba	607	32	1933105.0
2020-05-16	PR	Curitiba	629	33	1933105.0
2020-05-17	PR	Curitiba	639	33	1933105.0
2020-05-18	PR	Curitiba	642	34	1933105.0
2020-05-19	PR	Curitiba	648	34	1933105.0
2020-05-20	PR	Curitiba	677	34	1933105.0
2020-05-21	PR	Curitiba	711	35	1933105.0
2020-05-22	PR	Curitiba	728	35	1933105.0
