## Supplementary material for "Assessing the nationwide impact of COVID-19 mitigation policies on the transmission rate of SARS-CoV-2 in Brazil": estado.csv

date	state	cases	deaths	population
2020-03-12	PR	6	0	2015725.0
2020-03-13	PR	6	0	2015725.0
2020-03-14	PR	6	0	2015725.0
2020-03-15	PR	6	0	2015725.0
2020-03-16	PR	6	0	2015725.0
2020-03-17	PR	12	0	2849617.0
2020-03-18	PR	15	0	3531815.0
2020-03-19	PR	24	0	3531815.0
2020-03-20	PR	37	0	3564934.0
2020-03-21	PR	44	0	4111108.0
2020-03-22	PR	54	0	4354834.0
2020-03-23	PR	60	0	4683288.0
2020-03-24	PR	70	0	4850636.0
2020-03-25	PR	97	0	4962746.0
2020-03-26	PR	106	0	4962746.0
2020-03-27	PR	125	2	5246106.0
2020-03-28	PR	137	2	5260165.0
2020-03-29	PR	152	2	5803500.0
2020-03-30	PR	160	3	5989240.0
2020-03-31	PR	185	3	6159312.0
2020-04-01	PR	229	3	6726534.0
2020-04-02	PR	258	4	7013269.0
2020-04-03	PR	307	5	7309569.0
2020-04-04	PR	401	7	7497604.0
2020-04-05	PR	445	10	7527866.0
2020-04-06	PR	466	14	7570356.0
2020-04-07	PR	511	15	7596243.0
2020-04-08	PR	550	17	7779081.0
2020-04-09	PR	621	24	7806785.0
2020-04-10	PR	655	26	7852745.0
2020-04-11	PR	688	27	7852745.0
2020-04-12	PR	750	31	7863739.0
2020-04-13	PR	768	33	8011323.0
2020-04-14	PR	803	39	8038094.0
2020-04-15	PR	816	41	8053213.0
2020-04-16	PR	845	43	8062435.0
2020-04-17	PR	887	44	8067937.0
2020-04-18	PR	960	49	8216894.0
2020-04-19	PR	1002	52	8285816.0
2020-04-20	PR	1022	53	8382483.0
2020-04-21	PR	1039	55	8416883.0
2020-04-22	PR	1077	60	8471358.0
2020-04-23	PR	1096	62	8492374.0
2020-04-24	PR	1133	67	8562535.0
2020-04-25	PR	1155	71	8562535.0
2020-04-26	PR	1171	75	8565738.0
2020-04-27	PR	1201	77	8599304.0
2020-04-28	PR	1286	79	8631315.0
2020-04-29	PR	1364	84	8665144.0
2020-04-30	PR	1423	88	8693276.0
2020-05-01	PR	1464	92	8725122.0
2020-05-02	PR	1510	93	8759614.0
2020-05-03	PR	1533	96	8759614.0
2020-05-04	PR	1581	97	8787602.0
2020-05-05	PR	1608	102	8805708.0
2020-05-06	PR	1647	104	8852518.0
2020-05-07	PR	1678	107	8866148.0
2020-05-08	PR	1734	109	8904369.0
2020-05-09	PR	1809	110	8978746.0
2020-05-10	PR	1859	112	9018077.0
2020-05-11	PR	1873	114	9037470.0
2020-05-12	PR	1930	116	9112395.0
2020-05-13	PR	2023	120	9200739.0
2020-05-14	PR	2091	122	9241799.0
2020-05-15	PR	2167	124	9428348.0
2020-05-16	PR	2272	126	9487492.0
2020-05-17	PR	2316	127	9487492.0
2020-05-18	PR	2390	130	9507716.0
2020-05-19	PR	2519	133	9566937.0
2020-05-20	PR	2656	140	9669707.0
2020-05-21	PR	2855	144	9759440.0
2020-05-22	PR	2985	149	9798393.0
