## Supplementary material for "Assessing the nationwide impact of COVID-19 mitigation policies on the transmission rate of SARS-CoV-2 in Brazil": interior.csv

date	state	cases	deaths	population
2020-03-12	PR	1	0	82620.0
2020-03-13	PR	1	0	82620.0
2020-03-14	PR	1	0	82620.0
2020-03-15	PR	1	0	82620.0
2020-03-16	PR	1	0	82620.0
2020-03-17	PR	5	0	916512.0
2020-03-18	PR	7	0	1598710.0
2020-03-19	PR	7	0	1598710.0
2020-03-20	PR	10	0	1631829.0
2020-03-21	PR	13	0	2178003.0
2020-03-22	PR	23	0	2421729.0
2020-03-23	PR	26	0	2750183.0
2020-03-24	PR	30	0	2917531.0
2020-03-25	PR	37	0	3029641.0
2020-03-26	PR	40	0	3029641.0
2020-03-27	PR	54	2	3313001.0
2020-03-28	PR	63	2	3327060.0
2020-03-29	PR	79	2	3870395.0
2020-03-30	PR	83	3	4056135.0
2020-03-31	PR	98	3	4226207.0
2020-04-01	PR	132	3	4793429.0
2020-04-02	PR	159	4	5080164.0
2020-04-03	PR	193	5	5376464.0
2020-04-04	PR	248	7	5564499.0
2020-04-05	PR	273	10	5594761.0
2020-04-06	PR	291	11	5637251.0
2020-04-07	PR	317	12	5663138.0
2020-04-08	PR	345	14	5845976.0
2020-04-09	PR	384	19	5873680.0
2020-04-10	PR	404	21	5919640.0
2020-04-11	PR	409	22	5919640.0
2020-04-12	PR	448	25	5930634.0
2020-04-13	PR	469	27	6078218.0
2020-04-14	PR	501	32	6104989.0
2020-04-15	PR	510	33	6120108.0
2020-04-16	PR	525	35	6129330.0
2020-04-17	PR	552	36	6134832.0
2020-04-18	PR	614	40	6283789.0
2020-04-19	PR	642	43	6352711.0
2020-04-20	PR	653	44	6449378.0
2020-04-21	PR	666	44	6483778.0
2020-04-22	PR	697	46	6538253.0
2020-04-23	PR	707	48	6559269.0
2020-04-24	PR	736	53	6629430.0
2020-04-25	PR	754	57	6629430.0
2020-04-26	PR	767	59	6632633.0
2020-04-27	PR	787	61	6666199.0
2020-04-28	PR	860	62	6698210.0
2020-04-29	PR	930	67	6732039.0
2020-04-30	PR	979	68	6760171.0
2020-05-01	PR	1011	69	6792017.0
2020-05-02	PR	1043	70	6826509.0
2020-05-03	PR	1063	73	6826509.0
2020-05-04	PR	1096	74	6854497.0
2020-05-05	PR	1117	76	6872603.0
2020-05-06	PR	1147	78	6919413.0
2020-05-07	PR	1172	80	6933043.0
2020-05-08	PR	1220	81	6971264.0
2020-05-09	PR	1268	81	7045641.0
2020-05-10	PR	1306	83	7084972.0
2020-05-11	PR	1319	85	7104365.0
2020-05-12	PR	1373	87	7179290.0
2020-05-13	PR	1452	90	7267634.0
2020-05-14	PR	1509	91	7308694.0
2020-05-15	PR	1560	92	7495243.0
2020-05-16	PR	1643	93	7554387.0
2020-05-17	PR	1677	94	7554387.0
2020-05-18	PR	1748	96	7574611.0
2020-05-19	PR	1871	99	7633832.0
2020-05-20	PR	1979	106	7736602.0
2020-05-21	PR	2144	109	7826335.0
2020-05-22	PR	2257	114	7865288.0
