## Supplementary material for "Assessing the nationwide impact of COVID-19 mitigation policies on the transmission rate of SARS-CoV-2 in Brazil": capital.csv

date	state	city	cases	deaths	population
2020-03-06	RJ	Rio de Janeiro	1	0	6718903.0
2020-03-07	RJ	Rio de Janeiro	1	0	6718903.0
2020-03-08	RJ	Rio de Janeiro	2	0	6718903.0
2020-03-09	RJ	Rio de Janeiro	2	0	6718903.0
2020-03-10	RJ	Rio de Janeiro	2	0	6718903.0
2020-03-11	RJ	Rio de Janeiro	2	0	6718903.0
2020-03-12	RJ	Rio de Janeiro	13	0	6718903.0
2020-03-13	RJ	Rio de Janeiro	13	0	6718903.0
2020-03-14	RJ	Rio de Janeiro	13	0	6718903.0
2020-03-15	RJ	Rio de Janeiro	22	0	6718903.0
2020-03-16	RJ	Rio de Janeiro	23	0	6718903.0
2020-03-17	RJ	Rio de Janeiro	23	0	6718903.0
2020-03-18	RJ	Rio de Janeiro	55	0	6718903.0
2020-03-19	RJ	Rio de Janeiro	56	0	6718903.0
2020-03-20	RJ	Rio de Janeiro	56	0	6718903.0
2020-03-21	RJ	Rio de Janeiro	99	0	6718903.0
2020-03-22	RJ	Rio de Janeiro	168	0	6718903.0
2020-03-23	RJ	Rio de Janeiro	212	1	6718903.0
2020-03-24	RJ	Rio de Janeiro	276	3	6718903.0
2020-03-25	RJ	Rio de Janeiro	331	5	6718903.0
2020-03-26	RJ	Rio de Janeiro	368	6	6718903.0
2020-03-27	RJ	Rio de Janeiro	431	6	6718903.0
2020-03-28	RJ	Rio de Janeiro	489	9	6718903.0
2020-03-29	RJ	Rio de Janeiro	516	13	6718903.0
2020-03-30	RJ	Rio de Janeiro	553	13	6718903.0
2020-03-31	RJ	Rio de Janeiro	586	18	6718903.0
2020-04-01	RJ	Rio de Janeiro	697	20	6718903.0
2020-04-02	RJ	Rio de Janeiro	798	31	6718903.0
2020-04-03	RJ	Rio de Janeiro	867	36	6718903.0
2020-04-04	RJ	Rio de Janeiro	982	38	6718903.0
2020-04-05	RJ	Rio de Janeiro	1068	42	6718903.0
2020-04-06	RJ	Rio de Janeiro	1110	47	6718903.0
2020-04-07	RJ	Rio de Janeiro	1251	59	6718903.0
2020-04-08	RJ	Rio de Janeiro	1449	73	6718903.0
2020-04-09	RJ	Rio de Janeiro	1633	82	6718903.0
2020-04-10	RJ	Rio de Janeiro	1808	92	6718903.0
2020-04-11	RJ	Rio de Janeiro	1905	98	6718903.0
2020-04-12	RJ	Rio de Janeiro	1996	106	6718903.0
2020-04-13	RJ	Rio de Janeiro	2322	115	6718903.0
2020-04-14	RJ	Rio de Janeiro	2393	140	6718903.0
2020-04-15	RJ	Rio de Janeiro	2519	167	6718903.0
2020-04-16	RJ	Rio de Janeiro	2659	195	6718903.0
2020-04-17	RJ	Rio de Janeiro	2946	219	6718903.0
2020-04-18	RJ	Rio de Janeiro	3059	237	6718903.0
2020-04-19	RJ	Rio de Janeiro	3126	245	6718903.0
2020-04-20	RJ	Rio de Janeiro	3243	257	6718903.0
2020-04-21	RJ	Rio de Janeiro	3587	283	6718903.0
2020-04-22	RJ	Rio de Janeiro	3656	303	6718903.0
2020-04-23	RJ	Rio de Janeiro	4027	322	6718903.0
2020-04-24	RJ	Rio de Janeiro	4091	347	6718903.0
2020-04-25	RJ	Rio de Janeiro	4481	367	6718903.0
2020-04-26	RJ	Rio de Janeiro	4498	382	6718903.0
2020-04-27	RJ	Rio de Janeiro	5261	405	6718903.0
2020-04-28	RJ	Rio de Janeiro	5554	456	6718903.0
2020-04-29	RJ	Rio de Janeiro	5689	496	6718903.0
2020-04-30	RJ	Rio de Janeiro	5903	535	6718903.0
2020-05-01	RJ	Rio de Janeiro	6189	574	6718903.0
2020-05-02	RJ	Rio de Janeiro	6448	603	6718903.0
2020-05-03	RJ	Rio de Janeiro	6750	631	6718903.0
2020-05-04	RJ	Rio de Janeiro	7283	670	6718903.0
2020-05-05	RJ	Rio de Janeiro	7832	713	6718903.0
2020-05-06	RJ	Rio de Janeiro	8577	764	6718903.0
2020-05-07	RJ	Rio de Janeiro	9051	919	6718903.0
2020-05-08	RJ	Rio de Janeiro	9672	1002	6718903.0
2020-05-09	RJ	Rio de Janeiro	10479	1092	6718903.0
2020-05-10	RJ	Rio de Janeiro	10520	1126	6718903.0
2020-05-11	RJ	Rio de Janeiro	10619	1172	6718903.0
2020-05-12	RJ	Rio de Janeiro	10816	1279	6718903.0
2020-05-13	RJ	Rio de Janeiro	11026	1363	6718903.0
2020-05-14	RJ	Rio de Janeiro	11264	1509	6718903.0
2020-05-15	RJ	Rio de Janeiro	11715	1631	6718903.0
2020-05-16	RJ	Rio de Janeiro	12295	1751	6718903.0
2020-05-17	RJ	Rio de Janeiro	12921	1841	6718903.0
2020-05-18	RJ	Rio de Janeiro	13443	1960	6718903.0
2020-05-19	RJ	Rio de Janeiro	14531	2135	6718903.0
2020-05-20	RJ	Rio de Janeiro	17066	2249	6718903.0
2020-05-21	RJ	Rio de Janeiro	18743	2376	6718903.0
2020-05-22	RJ	Rio de Janeiro	20161	2520	6718903.0
