## Supplementary material for "Assessing the nationwide impact of COVID-19 mitigation policies on the transmission rate of SARS-CoV-2 in Brazil": estado.csv

date	state	cases	deaths	population
2020-03-05	RJ	1	0	184412.0
2020-03-06	RJ	2	0	6903315.0
2020-03-07	RJ	2	0	6903315.0
2020-03-08	RJ	3	0	6903315.0
2020-03-09	RJ	3	0	6903315.0
2020-03-10	RJ	3	0	6903315.0
2020-03-11	RJ	3	0	6903315.0
2020-03-12	RJ	15	0	7416899.0
2020-03-13	RJ	15	0	7416899.0
2020-03-14	RJ	15	0	7416899.0
2020-03-15	RJ	24	0	7416899.0
2020-03-16	RJ	25	0	7416899.0
2020-03-17	RJ	25	0	7416899.0
2020-03-18	RJ	63	0	7477416.0
2020-03-19	RJ	66	2	7502954.0
2020-03-20	RJ	66	2	7502954.0
2020-03-21	RJ	119	3	7809145.0
2020-03-22	RJ	186	3	7809145.0
2020-03-23	RJ	233	4	8893984.0
2020-03-24	RJ	305	6	10594140.0
2020-03-25	RJ	370	8	10802004.0
2020-03-26	RJ	421	9	11312910.0
2020-03-27	RJ	493	10	11553502.0
2020-03-28	RJ	558	13	12419098.0
2020-03-29	RJ	600	17	12813291.0
2020-03-30	RJ	657	18	13882596.0
2020-03-31	RJ	708	23	14243744.0
2020-04-01	RJ	832	28	14274093.0
2020-04-02	RJ	992	41	14828286.0
2020-04-03	RJ	1074	47	15352506.0
2020-04-04	RJ	1246	58	15587422.0
2020-04-05	RJ	1394	64	15771683.0
2020-04-06	RJ	1461	71	15771683.0
2020-04-07	RJ	1688	89	16226819.0
2020-04-08	RJ	1938	106	16236103.0
2020-04-09	RJ	2216	122	16342832.0
2020-04-10	RJ	2464	147	16565132.0
2020-04-11	RJ	2607	155	16565132.0
2020-04-12	RJ	2855	170	16722248.0
2020-04-13	RJ	3221	182	16722248.0
2020-04-14	RJ	3410	224	16756118.0
2020-04-15	RJ	3743	265	16850079.0
2020-04-16	RJ	3944	301	16850079.0
2020-04-17	RJ	4349	341	16850079.0
2020-04-18	RJ	4543	387	16875235.0
2020-04-19	RJ	4675	402	16875235.0
2020-04-20	RJ	4899	422	16917714.0
2020-04-21	RJ	5306	459	16917714.0
2020-04-22	RJ	5552	490	16940942.0
2020-04-23	RJ	6172	530	16995196.0
2020-04-24	RJ	6282	570	17004553.0
2020-04-25	RJ	6828	615	17004553.0
2020-04-26	RJ	7111	645	17044054.0
2020-04-27	RJ	7944	677	17081056.0
2020-04-28	RJ	8504	738	17081056.0
2020-04-29	RJ	8869	794	17081056.0
2020-04-30	RJ	9453	854	17108230.0
2020-05-01	RJ	10166	921	17131464.0
2020-05-02	RJ	10546	971	17150359.0
2020-05-03	RJ	11139	1019	17150359.0
2020-05-04	RJ	11721	1065	17150359.0
2020-05-05	RJ	12391	1123	17164361.0
2020-05-06	RJ	13295	1205	17164361.0
2020-05-07	RJ	14156	1394	17164361.0
2020-05-08	RJ	15741	1503	17192501.0
2020-05-09	RJ	16929	1653	17192501.0
2020-05-10	RJ	17062	1714	17192501.0
2020-05-11	RJ	17939	1770	17199856.0
2020-05-12	RJ	18486	1928	17199856.0
2020-05-13	RJ	18728	2050	17199856.0
2020-05-14	RJ	19467	2247	17215361.0
2020-05-15	RJ	19987	2438	17215361.0
2020-05-16	RJ	21601	2614	17233890.0
2020-05-17	RJ	22238	2715	17233890.0
2020-05-18	RJ	26665	2852	17253451.0
2020-05-19	RJ	27805	3079	17253451.0
2020-05-20	RJ	30372	3237	17253451.0
2020-05-21	RJ	32089	3412	17253451.0
2020-05-22	RJ	33589	3657	17253451.0
