## Supplementary material for "Assessing the nationwide impact of COVID-19 mitigation policies on the transmission rate of SARS-CoV-2 in Brazil": interior.csv

date	state	cases	deaths	population
2020-03-05	RJ	1	0	184412.0
2020-03-06	RJ	1	0	184412.0
2020-03-07	RJ	1	0	184412.0
2020-03-08	RJ	1	0	184412.0
2020-03-09	RJ	1	0	184412.0
2020-03-10	RJ	1	0	184412.0
2020-03-11	RJ	1	0	184412.0
2020-03-12	RJ	2	0	697996.0
2020-03-13	RJ	2	0	697996.0
2020-03-14	RJ	2	0	697996.0
2020-03-15	RJ	2	0	697996.0
2020-03-16	RJ	2	0	697996.0
2020-03-17	RJ	2	0	697996.0
2020-03-18	RJ	8	0	758513.0
2020-03-19	RJ	10	2	784051.0
2020-03-20	RJ	10	2	784051.0
2020-03-21	RJ	20	3	1090242.0
2020-03-22	RJ	18	3	1090242.0
2020-03-23	RJ	21	3	2175081.0
2020-03-24	RJ	29	3	3875237.0
2020-03-25	RJ	39	3	4083101.0
2020-03-26	RJ	53	3	4594007.0
2020-03-27	RJ	62	4	4834599.0
2020-03-28	RJ	69	4	5700195.0
2020-03-29	RJ	84	4	6094388.0
2020-03-30	RJ	104	5	7163693.0
2020-03-31	RJ	122	5	7524841.0
2020-04-01	RJ	135	8	7555190.0
2020-04-02	RJ	194	10	8109383.0
2020-04-03	RJ	207	11	8633603.0
2020-04-04	RJ	264	20	8868519.0
2020-04-05	RJ	326	22	9052780.0
2020-04-06	RJ	351	24	9052780.0
2020-04-07	RJ	437	30	9507916.0
2020-04-08	RJ	489	33	9517200.0
2020-04-09	RJ	583	40	9623929.0
2020-04-10	RJ	656	55	9846229.0
2020-04-11	RJ	702	57	9846229.0
2020-04-12	RJ	859	64	10003345.0
2020-04-13	RJ	899	67	10003345.0
2020-04-14	RJ	1017	84	10037215.0
2020-04-15	RJ	1224	98	10131176.0
2020-04-16	RJ	1285	106	10131176.0
2020-04-17	RJ	1403	122	10131176.0
2020-04-18	RJ	1484	150	10156332.0
2020-04-19	RJ	1549	157	10156332.0
2020-04-20	RJ	1656	165	10198811.0
2020-04-21	RJ	1719	176	10198811.0
2020-04-22	RJ	1896	187	10222039.0
2020-04-23	RJ	2145	208	10276293.0
2020-04-24	RJ	2191	223	10285650.0
2020-04-25	RJ	2347	248	10285650.0
2020-04-26	RJ	2613	263	10325151.0
2020-04-27	RJ	2683	272	10362153.0
2020-04-28	RJ	2950	282	10362153.0
2020-04-29	RJ	3180	298	10362153.0
2020-04-30	RJ	3550	319	10389327.0
2020-05-01	RJ	3977	347	10412561.0
2020-05-02	RJ	4098	368	10431456.0
2020-05-03	RJ	4389	388	10431456.0
2020-05-04	RJ	4438	395	10431456.0
2020-05-05	RJ	4559	410	10445458.0
2020-05-06	RJ	4718	441	10445458.0
2020-05-07	RJ	5105	475	10445458.0
2020-05-08	RJ	6069	501	10473598.0
2020-05-09	RJ	6450	561	10473598.0
2020-05-10	RJ	6542	588	10473598.0
2020-05-11	RJ	7320	598	10480953.0
2020-05-12	RJ	7670	649	10480953.0
2020-05-13	RJ	7702	687	10480953.0
2020-05-14	RJ	8203	738	10496458.0
2020-05-15	RJ	8272	807	10496458.0
2020-05-16	RJ	9306	863	10514987.0
2020-05-17	RJ	9317	874	10514987.0
2020-05-18	RJ	13222	892	10534548.0
2020-05-19	RJ	13274	944	10534548.0
2020-05-20	RJ	13306	988	10534548.0
2020-05-21	RJ	13346	1036	10534548.0
2020-05-22	RJ	13428	1137	10534548.0
