## Supplementary material for "Assessing the nationwide impact of COVID-19 mitigation policies on the transmission rate of SARS-CoV-2 in Brazil": capital.csv

date	state	city	cases	deaths	population
2020-03-12	RN	Natal	1	0	884122.0
2020-03-13	RN	Natal	1	0	884122.0
2020-03-14	RN	Natal	1	0	884122.0
2020-03-15	RN	Natal	1	0	884122.0
2020-03-16	RN	Natal	1	0	884122.0
2020-03-17	RN	Natal	1	0	884122.0
2020-03-18	RN	Natal	1	0	884122.0
2020-03-19	RN	Natal	1	0	884122.0
2020-03-20	RN	Natal	5	0	884122.0
2020-03-21	RN	Natal	6	0	884122.0
2020-03-22	RN	Natal	9	0	884122.0
2020-03-23	RN	Natal	9	0	884122.0
2020-03-24	RN	Natal	9	0	884122.0
2020-03-25	RN	Natal	9	0	884122.0
2020-03-26	RN	Natal	13	0	884122.0
2020-03-27	RN	Natal	19	0	884122.0
2020-03-28	RN	Natal	34	0	884122.0
2020-03-29	RN	Natal	34	0	884122.0
2020-03-30	RN	Natal	36	0	884122.0
2020-03-31	RN	Natal	42	0	884122.0
2020-04-01	RN	Natal	48	1	884122.0
2020-04-02	RN	Natal	56	1	884122.0
2020-04-03	RN	Natal	77	1	884122.0
2020-04-04	RN	Natal	77	1	884122.0
2020-04-05	RN	Natal	113	2	884122.0
2020-04-06	RN	Natal	113	2	884122.0
2020-04-07	RN	Natal	116	2	884122.0
2020-04-08	RN	Natal	116	3	884122.0
2020-04-09	RN	Natal	116	3	884122.0
2020-04-10	RN	Natal	117	3	884122.0
2020-04-11	RN	Natal	131	3	884122.0
2020-04-12	RN	Natal	145	4	884122.0
2020-04-13	RN	Natal	159	5	884122.0
2020-04-14	RN	Natal	171	5	884122.0
2020-04-15	RN	Natal	172	5	884122.0
2020-04-16	RN	Natal	204	5	884122.0
2020-04-17	RN	Natal	236	5	884122.0
2020-04-18	RN	Natal	259	5	884122.0
2020-04-19	RN	Natal	279	6	884122.0
2020-04-20	RN	Natal	283	6	884122.0
2020-04-21	RN	Natal	304	7	884122.0
2020-04-22	RN	Natal	335	8	884122.0
2020-04-23	RN	Natal	359	9	884122.0
2020-04-24	RN	Natal	370	9	884122.0
2020-04-25	RN	Natal	397	9	884122.0
2020-04-26	RN	Natal	396	10	884122.0
2020-04-27	RN	Natal	402	11	884122.0
2020-04-28	RN	Natal	519	12	884122.0
2020-04-29	RN	Natal	567	12	884122.0
2020-04-30	RN	Natal	631	12	884122.0
2020-05-01	RN	Natal	667	12	884122.0
2020-05-02	RN	Natal	677	12	884122.0
2020-05-03	RN	Natal	686	13	884122.0
2020-05-04	RN	Natal	710	16	884122.0
2020-05-05	RN	Natal	767	15	884122.0
2020-05-06	RN	Natal	802	16	884122.0
2020-05-07	RN	Natal	802	16	884122.0
2020-05-08	RN	Natal	872	19	884122.0
2020-05-09	RN	Natal	872	19	884122.0
2020-05-10	RN	Natal	873	19	884122.0
2020-05-11	RN	Natal	908	22	884122.0
2020-05-12	RN	Natal	1025	22	884122.0
2020-05-13	RN	Natal	1083	33	884122.0
2020-05-14	RN	Natal	1185	35	884122.0
2020-05-15	RN	Natal	1185	35	884122.0
2020-05-16	RN	Natal	1288	36	884122.0
2020-05-17	RN	Natal	1360	36	884122.0
2020-05-18	RN	Natal	1451	43	884122.0
2020-05-19	RN	Natal	1583	46	884122.0
2020-05-20	RN	Natal	1668	49	884122.0
2020-05-21	RN	Natal	1727	49	884122.0
2020-05-22	RN	Natal	1865	50	884122.0
