## Supplementary material for "Assessing the nationwide impact of COVID-19 mitigation policies on the transmission rate of SARS-CoV-2 in Brazil": estado.csv

date	state	cases	deaths	population
2020-03-12	RN	1	0	884122.0
2020-03-13	RN	1	0	884122.0
2020-03-14	RN	1	0	884122.0
2020-03-15	RN	1	0	884122.0
2020-03-16	RN	1	0	884122.0
2020-03-17	RN	1	0	884122.0
2020-03-18	RN	1	0	884122.0
2020-03-19	RN	1	0	884122.0
2020-03-20	RN	6	0	1145591.0
2020-03-21	RN	9	0	1442969.0
2020-03-22	RN	13	0	1442969.0
2020-03-23	RN	13	0	1442969.0
2020-03-24	RN	14	0	1442969.0
2020-03-25	RN	14	0	1442969.0
2020-03-26	RN	19	0	1442969.0
2020-03-27	RN	28	0	1442969.0
2020-03-28	RN	68	1	1835863.0
2020-03-29	RN	68	1	1835863.0
2020-03-30	RN	77	1	1892583.0
2020-03-31	RN	82	1	1892583.0
2020-04-01	RN	92	2	1966080.0
2020-04-02	RN	106	2	1966080.0
2020-04-03	RN	176	4	2048563.0
2020-04-04	RN	176	4	2048563.0
2020-04-05	RN	246	7	2105373.0
2020-04-06	RN	246	7	2105373.0
2020-04-07	RN	254	8	2105373.0
2020-04-08	RN	262	11	2105373.0
2020-04-09	RN	262	11	2105373.0
2020-04-10	RN	263	11	2105373.0
2020-04-11	RN	289	13	2150685.0
2020-04-12	RN	339	17	2213865.0
2020-04-13	RN	376	18	2327783.0
2020-04-14	RN	399	19	2342977.0
2020-04-15	RN	400	20	2342977.0
2020-04-16	RN	463	23	2368228.0
2020-04-17	RN	516	24	2449580.0
2020-04-18	RN	561	26	2506182.0
2020-04-19	RN	595	27	2524707.0
2020-04-20	RN	608	28	2524707.0
2020-04-21	RN	646	29	2538284.0
2020-04-22	RN	708	34	2568813.0
2020-04-23	RN	754	38	2603768.0
2020-04-24	RN	781	40	2615019.0
2020-04-25	RN	825	44	2649796.0
2020-04-26	RN	832	45	2649796.0
2020-04-27	RN	857	48	2662895.0
2020-04-28	RN	1086	54	2738000.0
2020-04-29	RN	1177	56	2765828.0
2020-04-30	RN	1297	56	2805382.0
2020-05-01	RN	1366	59	2823493.0
2020-05-02	RN	1392	61	2846919.0
2020-05-03	RN	1421	62	2856593.0
2020-05-04	RN	1536	68	2872961.0
2020-05-05	RN	1644	72	2940175.0
2020-05-06	RN	1739	76	2960920.0
2020-05-07	RN	1739	76	2960920.0
2020-05-08	RN	1918	87	3021626.0
2020-05-09	RN	1918	87	3021626.0
2020-05-10	RN	1929	87	3021626.0
2020-05-11	RN	2032	93	3052944.0
2020-05-12	RN	2365	105	3130692.0
2020-05-13	RN	2536	117	3149623.0
2020-05-14	RN	2785	122	3177957.0
2020-05-15	RN	2785	122	3177957.0
2020-05-16	RN	3003	136	3183457.0
2020-05-17	RN	3137	139	3192959.0
2020-05-18	RN	3482	160	3245829.0
2020-05-19	RN	3795	170	3264409.0
2020-05-20	RN	4059	178	3290279.0
2020-05-21	RN	4250	181	3291997.0
2020-05-22	RN	4598	184	3311409.0
