## Supplementary material for "Assessing the nationwide impact of COVID-19 mitigation policies on the transmission rate of SARS-CoV-2 in Brazil": interior.csv

date	state	cases	deaths	population
2020-03-20	RN	1	0	261469.0
2020-03-21	RN	3	0	558847.0
2020-03-22	RN	4	0	558847.0
2020-03-23	RN	4	0	558847.0
2020-03-24	RN	5	0	558847.0
2020-03-25	RN	5	0	558847.0
2020-03-26	RN	6	0	558847.0
2020-03-27	RN	9	0	558847.0
2020-03-28	RN	34	1	951741.0
2020-03-29	RN	34	1	951741.0
2020-03-30	RN	41	1	1008461.0
2020-03-31	RN	40	1	1008461.0
2020-04-01	RN	44	1	1081958.0
2020-04-02	RN	50	1	1081958.0
2020-04-03	RN	99	3	1164441.0
2020-04-04	RN	99	3	1164441.0
2020-04-05	RN	133	5	1221251.0
2020-04-06	RN	133	5	1221251.0
2020-04-07	RN	138	6	1221251.0
2020-04-08	RN	146	8	1221251.0
2020-04-09	RN	146	8	1221251.0
2020-04-10	RN	146	8	1221251.0
2020-04-11	RN	158	10	1266563.0
2020-04-12	RN	194	13	1329743.0
2020-04-13	RN	217	13	1443661.0
2020-04-14	RN	228	14	1458855.0
2020-04-15	RN	228	15	1458855.0
2020-04-16	RN	259	18	1484106.0
2020-04-17	RN	280	19	1565458.0
2020-04-18	RN	302	21	1622060.0
2020-04-19	RN	316	21	1640585.0
2020-04-20	RN	325	22	1640585.0
2020-04-21	RN	342	22	1654162.0
2020-04-22	RN	373	26	1684691.0
2020-04-23	RN	395	29	1719646.0
2020-04-24	RN	411	31	1730897.0
2020-04-25	RN	428	35	1765674.0
2020-04-26	RN	436	35	1765674.0
2020-04-27	RN	455	37	1778773.0
2020-04-28	RN	567	42	1853878.0
2020-04-29	RN	610	44	1881706.0
2020-04-30	RN	666	44	1921260.0
2020-05-01	RN	699	47	1939371.0
2020-05-02	RN	715	49	1962797.0
2020-05-03	RN	735	49	1972471.0
2020-05-04	RN	826	52	1988839.0
2020-05-05	RN	877	57	2056053.0
2020-05-06	RN	937	60	2076798.0
2020-05-07	RN	937	60	2076798.0
2020-05-08	RN	1046	68	2137504.0
2020-05-09	RN	1046	68	2137504.0
2020-05-10	RN	1056	68	2137504.0
2020-05-11	RN	1124	71	2168822.0
2020-05-12	RN	1340	83	2246570.0
2020-05-13	RN	1453	84	2265501.0
2020-05-14	RN	1600	87	2293835.0
2020-05-15	RN	1600	87	2293835.0
2020-05-16	RN	1715	100	2299335.0
2020-05-17	RN	1777	103	2308837.0
2020-05-18	RN	2031	117	2361707.0
2020-05-19	RN	2212	124	2380287.0
2020-05-20	RN	2391	129	2406157.0
2020-05-21	RN	2523	132	2407875.0
2020-05-22	RN	2733	134	2427287.0
