## Supplementary material for "Assessing the nationwide impact of COVID-19 mitigation policies on the transmission rate of SARS-CoV-2 in Brazil": capital.csv

date	state	city	cases	deaths	population
2020-03-21	RO	Porto Velho	2	0	529544.0
2020-03-22	RO	Porto Velho	2	0	529544.0
2020-03-23	RO	Porto Velho	2	0	529544.0
2020-03-24	RO	Porto Velho	4	0	529544.0
2020-03-25	RO	Porto Velho	4	0	529544.0
2020-03-26	RO	Porto Velho	5	0	529544.0
2020-03-27	RO	Porto Velho	5	0	529544.0
2020-03-28	RO	Porto Velho	5	0	529544.0
2020-03-29	RO	Porto Velho	5	0	529544.0
2020-03-30	RO	Porto Velho	6	1	529544.0
2020-03-31	RO	Porto Velho	7	1	529544.0
2020-04-01	RO	Porto Velho	7	1	529544.0
2020-04-02	RO	Porto Velho	8	1	529544.0
2020-04-03	RO	Porto Velho	8	1	529544.0
2020-04-04	RO	Porto Velho	9	1	529544.0
2020-04-05	RO	Porto Velho	10	1	529544.0
2020-04-06	RO	Porto Velho	14	1	529544.0
2020-04-07	RO	Porto Velho	19	1	529544.0
2020-04-08	RO	Porto Velho	21	1	529544.0
2020-04-09	RO	Porto Velho	23	2	529544.0
2020-04-10	RO	Porto Velho	23	2	529544.0
2020-04-11	RO	Porto Velho	25	2	529544.0
2020-04-12	RO	Porto Velho	27	2	529544.0
2020-04-13	RO	Porto Velho	27	2	529544.0
2020-04-14	RO	Porto Velho	49	2	529544.0
2020-04-15	RO	Porto Velho	52	2	529544.0
2020-04-16	RO	Porto Velho	58	2	529544.0
2020-04-17	RO	Porto Velho	71	2	529544.0
2020-04-18	RO	Porto Velho	88	3	529544.0
2020-04-19	RO	Porto Velho	110	3	529544.0
2020-04-20	RO	Porto Velho	135	3	529544.0
2020-04-21	RO	Porto Velho	163	3	529544.0
2020-04-22	RO	Porto Velho	163	3	529544.0
2020-04-23	RO	Porto Velho	180	3	529544.0
2020-04-24	RO	Porto Velho	207	3	529544.0
2020-04-25	RO	Porto Velho	239	4	529544.0
2020-04-26	RO	Porto Velho	260	6	529544.0
2020-04-27	RO	Porto Velho	285	6	529544.0
2020-04-28	RO	Porto Velho	301	7	529544.0
2020-04-29	RO	Porto Velho	313	10	529544.0
2020-04-30	RO	Porto Velho	364	10	529544.0
2020-05-01	RO	Porto Velho	421	13	529544.0
2020-05-02	RO	Porto Velho	473	16	529544.0
2020-05-03	RO	Porto Velho	508	16	529544.0
2020-05-04	RO	Porto Velho	546	17	529544.0
2020-05-05	RO	Porto Velho	642	20	529544.0
2020-05-06	RO	Porto Velho	710	24	529544.0
2020-05-07	RO	Porto Velho	829	27	529544.0
2020-05-08	RO	Porto Velho	932	29	529544.0
2020-05-09	RO	Porto Velho	968	31	529544.0
2020-05-10	RO	Porto Velho	991	33	529544.0
2020-05-11	RO	Porto Velho	1077	35	529544.0
2020-05-12	RO	Porto Velho	1109	36	529544.0
2020-05-13	RO	Porto Velho	1238	36	529544.0
2020-05-14	RO	Porto Velho	1295	40	529544.0
2020-05-15	RO	Porto Velho	1375	44	529544.0
2020-05-16	RO	Porto Velho	1474	49	529544.0
2020-05-17	RO	Porto Velho	1509	51	529544.0
2020-05-18	RO	Porto Velho	1580	55	529544.0
2020-05-19	RO	Porto Velho	1885	57	529544.0
2020-05-20	RO	Porto Velho	1924	59	529544.0
2020-05-21	RO	Porto Velho	1924	59	529544.0
2020-05-22	RO	Porto Velho	2094	69	529544.0
