## Supplementary material for "Assessing the nationwide impact of COVID-19 mitigation policies on the transmission rate of SARS-CoV-2 in Brazil": estado.csv

date	state	cases	deaths	population
2020-03-20	RO	1	0	128969.0
2020-03-21	RO	3	0	658513.0
2020-03-22	RO	3	0	658513.0
2020-03-23	RO	3	0	658513.0
2020-03-24	RO	5	0	658513.0
2020-03-25	RO	5	0	658513.0
2020-03-26	RO	6	0	658513.0
2020-03-27	RO	6	0	658513.0
2020-03-28	RO	6	0	658513.0
2020-03-29	RO	6	0	658513.0
2020-03-30	RO	8	1	710288.0
2020-03-31	RO	9	1	710288.0
2020-04-01	RO	9	1	710288.0
2020-04-02	RO	10	1	710288.0
2020-04-03	RO	10	1	710288.0
2020-04-04	RO	11	1	710288.0
2020-04-05	RO	14	1	865200.0
2020-04-06	RO	18	1	865200.0
2020-04-07	RO	23	1	865200.0
2020-04-08	RO	26	1	901235.0
2020-04-09	RO	28	2	901235.0
2020-04-10	RO	32	2	1009098.0
2020-04-11	RO	34	2	1009098.0
2020-04-12	RO	42	2	1009098.0
2020-04-13	RO	42	2	1009098.0
2020-04-14	RO	69	2	1009098.0
2020-04-15	RO	73	2	1009098.0
2020-04-16	RO	92	3	1048752.0
2020-04-17	RO	110	3	1048752.0
2020-04-18	RO	128	4	1070180.0
2020-04-19	RO	160	4	1070180.0
2020-04-20	RO	199	4	1070180.0
2020-04-21	RO	223	5	1106840.0
2020-04-22	RO	223	5	1106840.0
2020-04-23	RO	250	5	1118307.0
2020-04-24	RO	290	6	1118307.0
2020-04-25	RO	328	7	1118307.0
2020-04-26	RO	364	10	1145000.0
2020-04-27	RO	393	10	1155458.0
2020-04-28	RO	413	11	1155458.0
2020-04-29	RO	433	15	1180673.0
2020-04-30	RO	502	16	1328511.0
2020-05-01	RO	585	18	1374945.0
2020-05-02	RO	654	23	1417341.0
2020-05-03	RO	705	24	1428288.0
2020-05-04	RO	756	25	1481520.0
2020-05-05	RO	861	29	1481520.0
2020-05-06	RO	943	33	1532257.0
2020-05-07	RO	1098	37	1542701.0
2020-05-08	RO	1222	39	1547873.0
2020-05-09	RO	1263	41	1547873.0
2020-05-10	RO	1302	43	1547873.0
2020-05-11	RO	1398	47	1547873.0
2020-05-12	RO	1460	50	1626677.0
2020-05-13	RO	1612	50	1626677.0
2020-05-14	RO	1686	56	1626677.0
2020-05-15	RO	1794	62	1633172.0
2020-05-16	RO	1918	69	1633172.0
2020-05-17	RO	1963	74	1636936.0
2020-05-18	RO	2043	83	1636936.0
2020-05-19	RO	2413	88	1664027.0
2020-05-20	RO	2499	90	1675883.0
2020-05-21	RO	2499	90	1675883.0
2020-05-22	RO	2774	106	1692206.0
