## Supplementary material for "Assessing the nationwide impact of COVID-19 mitigation policies on the transmission rate of SARS-CoV-2 in Brazil": interior.csv

date	state	cases	deaths	population
2020-03-20	RO	1	0	128969.0
2020-03-21	RO	1	0	128969.0
2020-03-22	RO	1	0	128969.0
2020-03-23	RO	1	0	128969.0
2020-03-24	RO	1	0	128969.0
2020-03-25	RO	1	0	128969.0
2020-03-26	RO	1	0	128969.0
2020-03-27	RO	1	0	128969.0
2020-03-28	RO	1	0	128969.0
2020-03-29	RO	1	0	128969.0
2020-03-30	RO	2	0	180744.0
2020-03-31	RO	2	0	180744.0
2020-04-01	RO	2	0	180744.0
2020-04-02	RO	2	0	180744.0
2020-04-03	RO	2	0	180744.0
2020-04-04	RO	2	0	180744.0
2020-04-05	RO	4	0	335656.0
2020-04-06	RO	4	0	335656.0
2020-04-07	RO	4	0	335656.0
2020-04-08	RO	5	0	371691.0
2020-04-09	RO	5	0	371691.0
2020-04-10	RO	9	0	479554.0
2020-04-11	RO	9	0	479554.0
2020-04-12	RO	15	0	479554.0
2020-04-13	RO	15	0	479554.0
2020-04-14	RO	20	0	479554.0
2020-04-15	RO	21	0	479554.0
2020-04-16	RO	34	1	519208.0
2020-04-17	RO	39	1	519208.0
2020-04-18	RO	40	1	540636.0
2020-04-19	RO	50	1	540636.0
2020-04-20	RO	64	1	540636.0
2020-04-21	RO	60	2	577296.0
2020-04-22	RO	60	2	577296.0
2020-04-23	RO	70	2	588763.0
2020-04-24	RO	83	3	588763.0
2020-04-25	RO	89	3	588763.0
2020-04-26	RO	104	4	615456.0
2020-04-27	RO	108	4	625914.0
2020-04-28	RO	112	4	625914.0
2020-04-29	RO	120	5	651129.0
2020-04-30	RO	138	6	798967.0
2020-05-01	RO	164	5	845401.0
2020-05-02	RO	181	7	887797.0
2020-05-03	RO	197	8	898744.0
2020-05-04	RO	210	8	951976.0
2020-05-05	RO	219	9	951976.0
2020-05-06	RO	233	9	1002713.0
2020-05-07	RO	269	10	1013157.0
2020-05-08	RO	290	10	1018329.0
2020-05-09	RO	295	10	1018329.0
2020-05-10	RO	311	10	1018329.0
2020-05-11	RO	321	12	1018329.0
2020-05-12	RO	351	14	1097133.0
2020-05-13	RO	374	14	1097133.0
2020-05-14	RO	391	16	1097133.0
2020-05-15	RO	419	18	1103628.0
2020-05-16	RO	444	20	1103628.0
2020-05-17	RO	454	23	1107392.0
2020-05-18	RO	463	28	1107392.0
2020-05-19	RO	528	31	1134483.0
2020-05-20	RO	575	31	1146339.0
2020-05-21	RO	575	31	1146339.0
2020-05-22	RO	680	37	1162662.0
