## Supplementary material for "Assessing the nationwide impact of COVID-19 mitigation policies on the transmission rate of SARS-CoV-2 in Brazil": capital.csv

date	state	city	cases	deaths	population
2020-03-21	RR	Boa Vista	2	0	399213.0
2020-03-22	RR	Boa Vista	2	0	399213.0
2020-03-23	RR	Boa Vista	2	0	399213.0
2020-03-24	RR	Boa Vista	7	0	399213.0
2020-03-25	RR	Boa Vista	7	0	399213.0
2020-03-26	RR	Boa Vista	9	0	399213.0
2020-03-27	RR	Boa Vista	9	0	399213.0
2020-03-28	RR	Boa Vista	13	0	399213.0
2020-03-29	RR	Boa Vista	13	0	399213.0
2020-03-30	RR	Boa Vista	13	0	399213.0
2020-03-31	RR	Boa Vista	13	0	399213.0
2020-04-01	RR	Boa Vista	23	0	399213.0
2020-04-02	RR	Boa Vista	24	0	399213.0
2020-04-03	RR	Boa Vista	31	1	399213.0
2020-04-04	RR	Boa Vista	36	1	399213.0
2020-04-05	RR	Boa Vista	36	1	399213.0
2020-04-06	RR	Boa Vista	36	1	399213.0
2020-04-07	RR	Boa Vista	42	1	399213.0
2020-04-08	RR	Boa Vista	45	1	399213.0
2020-04-09	RR	Boa Vista	56	2	399213.0
2020-04-10	RR	Boa Vista	68	2	399213.0
2020-04-11	RR	Boa Vista	70	2	399213.0
2020-04-12	RR	Boa Vista	74	2	399213.0
2020-04-13	RR	Boa Vista	104	2	399213.0
2020-04-14	RR	Boa Vista	105	2	399213.0
2020-04-15	RR	Boa Vista	131	2	399213.0
2020-04-16	RR	Boa Vista	147	2	399213.0
2020-04-17	RR	Boa Vista	183	2	399213.0
2020-04-18	RR	Boa Vista	200	2	399213.0
2020-04-19	RR	Boa Vista	222	2	399213.0
2020-04-20	RR	Boa Vista	225	2	399213.0
2020-04-21	RR	Boa Vista	252	2	399213.0
2020-04-22	RR	Boa Vista	262	2	399213.0
2020-04-23	RR	Boa Vista	268	2	399213.0
2020-04-24	RR	Boa Vista	307	2	399213.0
2020-04-25	RR	Boa Vista	356	3	399213.0
2020-04-26	RR	Boa Vista	362	3	399213.0
2020-04-27	RR	Boa Vista	383	3	399213.0
2020-04-28	RR	Boa Vista	383	3	399213.0
2020-04-29	RR	Boa Vista	384	3	399213.0
2020-04-30	RR	Boa Vista	462	6	399213.0
2020-05-01	RR	Boa Vista	462	6	399213.0
2020-05-02	RR	Boa Vista	462	6	399213.0
2020-05-03	RR	Boa Vista	475	6	399213.0
2020-05-04	RR	Boa Vista	513	10	399213.0
2020-05-05	RR	Boa Vista	714	10	399213.0
2020-05-06	RR	Boa Vista	771	12	399213.0
2020-05-07	RR	Boa Vista	840	13	399213.0
2020-05-08	RR	Boa Vista	917	15	399213.0
2020-05-09	RR	Boa Vista	970	17	399213.0
2020-05-10	RR	Boa Vista	1049	20	399213.0
2020-05-11	RR	Boa Vista	1054	21	399213.0
2020-05-12	RR	Boa Vista	1171	26	399213.0
2020-05-13	RR	Boa Vista	1135	25	399213.0
2020-05-14	RR	Boa Vista	1189	31	399213.0
2020-05-15	RR	Boa Vista	1254	33	399213.0
2020-05-16	RR	Boa Vista	1336	41	399213.0
2020-05-17	RR	Boa Vista	1384	42	399213.0
2020-05-18	RR	Boa Vista	1461	50	399213.0
2020-05-19	RR	Boa Vista	1533	54	399213.0
2020-05-20	RR	Boa Vista	1533	54	399213.0
2020-05-21	RR	Boa Vista	1533	54	399213.0
2020-05-22	RR	Boa Vista	1807	62	399213.0
