## Supplementary material for "Assessing the nationwide impact of COVID-19 mitigation policies on the transmission rate of SARS-CoV-2 in Brazil": estado.csv

date	state	cases	deaths	population
2020-03-21	RR	2	0	399213.0
2020-03-22	RR	2	0	399213.0
2020-03-23	RR	2	0	399213.0
2020-03-24	RR	8	0	411622.0
2020-03-25	RR	8	0	411622.0
2020-03-26	RR	10	0	411622.0
2020-03-27	RR	12	0	411622.0
2020-03-28	RR	16	0	411622.0
2020-03-29	RR	16	0	411622.0
2020-03-30	RR	16	0	411622.0
2020-03-31	RR	16	0	411622.0
2020-04-01	RR	26	0	411622.0
2020-04-02	RR	30	0	429957.0
2020-04-03	RR	37	1	429957.0
2020-04-04	RR	42	1	429957.0
2020-04-05	RR	42	1	429957.0
2020-04-06	RR	42	1	429957.0
2020-04-07	RR	49	1	445467.0
2020-04-08	RR	52	1	445467.0
2020-04-09	RR	63	2	445467.0
2020-04-10	RR	75	3	445467.0
2020-04-11	RR	79	3	462868.0
2020-04-12	RR	83	3	462868.0
2020-04-13	RR	113	3	462868.0
2020-04-14	RR	114	3	462868.0
2020-04-15	RR	142	3	462868.0
2020-04-16	RR	164	3	510884.0
2020-04-17	RR	201	3	518870.0
2020-04-18	RR	222	3	518870.0
2020-04-19	RR	244	3	518870.0
2020-04-20	RR	247	3	518870.0
2020-04-21	RR	280	3	529039.0
2020-04-22	RR	297	3	529039.0
2020-04-23	RR	304	3	529039.0
2020-04-24	RR	345	3	529039.0
2020-04-25	RR	401	4	529039.0
2020-04-26	RR	407	4	529039.0
2020-04-27	RR	425	4	529039.0
2020-04-28	RR	425	4	529039.0
2020-04-29	RR	426	4	529039.0
2020-04-30	RR	519	7	550965.0
2020-05-01	RR	519	7	550965.0
2020-05-02	RR	519	7	550965.0
2020-05-03	RR	533	7	550965.0
2020-05-04	RR	578	11	550965.0
2020-05-05	RR	869	11	605761.0
2020-05-06	RR	932	13	605761.0
2020-05-07	RR	1020	14	605761.0
2020-05-08	RR	1124	16	605761.0
2020-05-09	RR	1202	18	605761.0
2020-05-10	RR	1290	21	605761.0
2020-05-11	RR	1295	24	605761.0
2020-05-12	RR	1411	28	605761.0
2020-05-13	RR	1411	29	605761.0
2020-05-14	RR	1500	37	605761.0
2020-05-15	RR	1589	40	605761.0
2020-05-16	RR	1706	49	605761.0
2020-05-17	RR	1791	51	605761.0
2020-05-18	RR	1882	60	605761.0
2020-05-19	RR	1988	64	605761.0
2020-05-20	RR	1988	64	605761.0
2020-05-21	RR	1988	64	605761.0
2020-05-22	RR	2296	72	605761.0
