## Supplementary material for "Assessing the nationwide impact of COVID-19 mitigation policies on the transmission rate of SARS-CoV-2 in Brazil": interior.csv

date	state	cases	deaths	population
2020-03-24	RR	1	0	12409.0
2020-03-25	RR	1	0	12409.0
2020-03-26	RR	1	0	12409.0
2020-03-27	RR	3	0	12409.0
2020-03-28	RR	3	0	12409.0
2020-03-29	RR	3	0	12409.0
2020-03-30	RR	3	0	12409.0
2020-03-31	RR	3	0	12409.0
2020-04-01	RR	3	0	12409.0
2020-04-02	RR	6	0	30744.0
2020-04-03	RR	6	0	30744.0
2020-04-04	RR	6	0	30744.0
2020-04-05	RR	6	0	30744.0
2020-04-06	RR	6	0	30744.0
2020-04-07	RR	7	0	46254.0
2020-04-08	RR	7	0	46254.0
2020-04-09	RR	7	0	46254.0
2020-04-10	RR	7	1	46254.0
2020-04-11	RR	9	1	63655.0
2020-04-12	RR	9	1	63655.0
2020-04-13	RR	9	1	63655.0
2020-04-14	RR	9	1	63655.0
2020-04-15	RR	11	1	63655.0
2020-04-16	RR	17	1	111671.0
2020-04-17	RR	18	1	119657.0
2020-04-18	RR	22	1	119657.0
2020-04-19	RR	22	1	119657.0
2020-04-20	RR	22	1	119657.0
2020-04-21	RR	28	1	129826.0
2020-04-22	RR	35	1	129826.0
2020-04-23	RR	36	1	129826.0
2020-04-24	RR	38	1	129826.0
2020-04-25	RR	45	1	129826.0
2020-04-26	RR	45	1	129826.0
2020-04-27	RR	42	1	129826.0
2020-04-28	RR	42	1	129826.0
2020-04-29	RR	42	1	129826.0
2020-04-30	RR	57	1	151752.0
2020-05-01	RR	57	1	151752.0
2020-05-02	RR	57	1	151752.0
2020-05-03	RR	58	1	151752.0
2020-05-04	RR	65	1	151752.0
2020-05-05	RR	155	1	206548.0
2020-05-06	RR	161	1	206548.0
2020-05-07	RR	180	1	206548.0
2020-05-08	RR	207	1	206548.0
2020-05-09	RR	232	1	206548.0
2020-05-10	RR	241	1	206548.0
2020-05-11	RR	241	3	206548.0
2020-05-12	RR	240	2	206548.0
2020-05-13	RR	276	4	206548.0
2020-05-14	RR	311	6	206548.0
2020-05-15	RR	335	7	206548.0
2020-05-16	RR	370	8	206548.0
2020-05-17	RR	407	9	206548.0
2020-05-18	RR	421	10	206548.0
2020-05-19	RR	455	10	206548.0
2020-05-20	RR	455	10	206548.0
2020-05-21	RR	455	10	206548.0
2020-05-22	RR	489	10	206548.0
