## Supplementary material for "Assessing the nationwide impact of COVID-19 mitigation policies on the transmission rate of SARS-CoV-2 in Brazil": capital.csv

date	state	city	cases	deaths	population
2020-03-11	RS	Porto Alegre	1	0	1483771.0
2020-03-12	RS	Porto Alegre	2	0	1483771.0
2020-03-13	RS	Porto Alegre	2	0	1483771.0
2020-03-14	RS	Porto Alegre	2	0	1483771.0
2020-03-15	RS	Porto Alegre	2	0	1483771.0
2020-03-16	RS	Porto Alegre	6	0	1483771.0
2020-03-17	RS	Porto Alegre	6	0	1483771.0
2020-03-18	RS	Porto Alegre	15	0	1483771.0
2020-03-19	RS	Porto Alegre	20	0	1483771.0
2020-03-20	RS	Porto Alegre	25	0	1483771.0
2020-03-21	RS	Porto Alegre	35	0	1483771.0
2020-03-22	RS	Porto Alegre	38	0	1483771.0
2020-03-23	RS	Porto Alegre	41	0	1483771.0
2020-03-24	RS	Porto Alegre	47	0	1483771.0
2020-03-25	RS	Porto Alegre	87	1	1483771.0
2020-03-26	RS	Porto Alegre	103	1	1483771.0
2020-03-27	RS	Porto Alegre	107	2	1483771.0
2020-03-28	RS	Porto Alegre	107	2	1483771.0
2020-03-29	RS	Porto Alegre	135	2	1483771.0
2020-03-30	RS	Porto Alegre	143	2	1483771.0
2020-03-31	RS	Porto Alegre	190	2	1483771.0
2020-04-01	RS	Porto Alegre	190	3	1483771.0
2020-04-02	RS	Porto Alegre	232	3	1483771.0
2020-04-03	RS	Porto Alegre	233	4	1483771.0
2020-04-04	RS	Porto Alegre	241	4	1483771.0
2020-04-05	RS	Porto Alegre	254	5	1483771.0
2020-04-06	RS	Porto Alegre	253	5	1483771.0
2020-04-07	RS	Porto Alegre	272	5	1483771.0
2020-04-08	RS	Porto Alegre	279	6	1483771.0
2020-04-09	RS	Porto Alegre	303	6	1483771.0
2020-04-10	RS	Porto Alegre	303	6	1483771.0
2020-04-11	RS	Porto Alegre	311	6	1483771.0
2020-04-12	RS	Porto Alegre	314	6	1483771.0
2020-04-13	RS	Porto Alegre	315	7	1483771.0
2020-04-14	RS	Porto Alegre	327	8	1483771.0
2020-04-15	RS	Porto Alegre	350	8	1483771.0
2020-04-16	RS	Porto Alegre	361	8	1483771.0
2020-04-17	RS	Porto Alegre	369	9	1483771.0
2020-04-18	RS	Porto Alegre	374	9	1483771.0
2020-04-19	RS	Porto Alegre	374	9	1483771.0
2020-04-20	RS	Porto Alegre	390	10	1483771.0
2020-04-21	RS	Porto Alegre	393	10	1483771.0
2020-04-22	RS	Porto Alegre	401	10	1483771.0
2020-04-23	RS	Porto Alegre	413	10	1483771.0
2020-04-24	RS	Porto Alegre	420	11	1483771.0
2020-04-25	RS	Porto Alegre	425	12	1483771.0
2020-04-26	RS	Porto Alegre	427	12	1483771.0
2020-04-27	RS	Porto Alegre	430	14	1483771.0
2020-04-28	RS	Porto Alegre	441	14	1483771.0
2020-04-29	RS	Porto Alegre	447	14	1483771.0
2020-04-30	RS	Porto Alegre	451	15	1483771.0
2020-05-01	RS	Porto Alegre	455	15	1483771.0
2020-05-02	RS	Porto Alegre	454	16	1483771.0
2020-05-03	RS	Porto Alegre	460	16	1483771.0
2020-05-04	RS	Porto Alegre	464	16	1483771.0
2020-05-05	RS	Porto Alegre	467	17	1483771.0
2020-05-06	RS	Porto Alegre	477	17	1483771.0
2020-05-07	RS	Porto Alegre	479	17	1483771.0
2020-05-08	RS	Porto Alegre	498	17	1483771.0
2020-05-09	RS	Porto Alegre	507	17	1483771.0
2020-05-10	RS	Porto Alegre	508	17	1483771.0
2020-05-11	RS	Porto Alegre	529	18	1483771.0
2020-05-12	RS	Porto Alegre	546	19	1483771.0
2020-05-13	RS	Porto Alegre	564	21	1483771.0
2020-05-14	RS	Porto Alegre	574	21	1483771.0
2020-05-15	RS	Porto Alegre	597	21	1483771.0
2020-05-16	RS	Porto Alegre	597	21	1483771.0
2020-05-17	RS	Porto Alegre	602	21	1483771.0
2020-05-18	RS	Porto Alegre	603	24	1483771.0
2020-05-19	RS	Porto Alegre	603	25	1483771.0
2020-05-20	RS	Porto Alegre	601	25	1483771.0
2020-05-21	RS	Porto Alegre	601	26	1483771.0
2020-05-22	RS	Porto Alegre	601	26	1483771.0
