## Supplementary material for "Assessing the nationwide impact of COVID-19 mitigation policies on the transmission rate of SARS-CoV-2 in Brazil": estado.csv

date	state	cases	deaths	population
2020-03-10	RS	1	0	66712.0
2020-03-11	RS	2	0	1550483.0
2020-03-12	RS	4	0	2061389.0
2020-03-13	RS	4	0	2061389.0
2020-03-14	RS	4	0	2061389.0
2020-03-15	RS	4	0	2061389.0
2020-03-16	RS	8	0	2061389.0
2020-03-17	RS	8	0	2061389.0
2020-03-18	RS	19	0	2143123.0
2020-03-19	RS	31	0	2710230.0
2020-03-20	RS	43	0	2932004.0
2020-03-21	RS	69	0	3834397.0
2020-03-22	RS	77	0	4209436.0
2020-03-23	RS	96	0	4836481.0
2020-03-24	RS	112	0	4951450.0
2020-03-25	RS	162	1	5626074.0
2020-03-26	RS	190	1	5922034.0
2020-03-27	RS	197	2	6077489.0
2020-03-28	RS	200	2	6133534.0
2020-03-29	RS	230	2	6380282.0
2020-03-30	RS	254	4	6407144.0
2020-03-31	RS	305	4	6565865.0
2020-04-01	RS	316	5	6665139.0
2020-04-02	RS	386	5	7149505.0
2020-04-03	RS	410	6	7149505.0
2020-04-04	RS	418	7	7149505.0
2020-04-05	RS	468	7	7392282.0
2020-04-06	RS	501	8	7448658.0
2020-04-07	RS	555	8	7484922.0
2020-04-08	RS	581	10	7573389.0
2020-04-09	RS	636	14	7667235.0
2020-04-10	RS	640	15	7691724.0
2020-04-11	RS	653	16	7717601.0
2020-04-12	RS	664	16	7766642.0
2020-04-13	RS	685	17	7946572.0
2020-04-14	RS	720	18	7946572.0
2020-04-15	RS	762	19	7991918.0
2020-04-16	RS	792	21	8022663.0
2020-04-17	RS	831	24	8027617.0
2020-04-18	RS	854	24	8062632.0
2020-04-19	RS	869	26	8163171.0
2020-04-20	RS	904	27	8163171.0
2020-04-21	RS	918	27	8205475.0
2020-04-22	RS	970	28	8243158.0
2020-04-23	RS	1039	29	8258607.0
2020-04-24	RS	1096	34	8324834.0
2020-04-25	RS	1166	35	8390538.0
2020-04-26	RS	1208	38	8485378.0
2020-04-27	RS	1256	45	8519534.0
2020-04-28	RS	1350	49	8633212.0
2020-04-29	RS	1420	51	8680013.0
2020-04-30	RS	1529	58	8773896.0
2020-05-01	RS	1619	62	8785289.0
2020-05-02	RS	1666	65	8798204.0
2020-05-03	RS	1690	67	8804851.0
2020-05-04	RS	1768	76	8881520.0
2020-05-05	RS	2019	83	8979847.0
2020-05-06	RS	2100	90	9006952.0
2020-05-07	RS	2182	91	9017835.0
2020-05-08	RS	2493	95	9150137.0
2020-05-09	RS	2542	97	9180909.0
2020-05-10	RS	2576	100	9245097.0
2020-05-11	RS	2808	105	9406470.0
2020-05-12	RS	2917	111	9423712.0
2020-05-13	RS	2997	120	9466148.0
2020-05-14	RS	3101	126	9466148.0
2020-05-15	RS	3695	132	9604822.0
2020-05-16	RS	3734	138	9610269.0
2020-05-17	RS	3735	144	9635996.0
2020-05-18	RS	3750	151	9641946.0
2020-05-19	RS	3798	160	9641946.0
2020-05-20	RS	4973	161	9780552.0
2020-05-21	RS	5473	166	9911868.0
2020-05-22	RS	5918	172	9923016.0
