## Supplementary material for "Assessing the nationwide impact of COVID-19 mitigation policies on the transmission rate of SARS-CoV-2 in Brazil": interior.csv

date	state	cases	deaths
2020-03-10	RS	1	0
2020-03-11	RS	1	0
2020-03-12	RS	2	0
2020-03-13	RS	2	0
2020-03-14	RS	2	0
2020-03-15	RS	2	0
2020-03-16	RS	2	0
2020-03-17	RS	2	0
2020-03-18	RS	4	0
2020-03-19	RS	11	0
2020-03-20	RS	18	0
2020-03-21	RS	34	0
2020-03-22	RS	39	0
2020-03-23	RS	55	0
2020-03-24	RS	65	0
2020-03-25	RS	75	0
2020-03-26	RS	87	0
2020-03-27	RS	90	0
2020-03-28	RS	93	0
2020-03-29	RS	95	0
2020-03-30	RS	111	2
2020-03-31	RS	115	2
2020-04-01	RS	126	2
2020-04-02	RS	154	2
2020-04-03	RS	177	2
2020-04-04	RS	177	3
2020-04-05	RS	214	2
2020-04-06	RS	248	3
2020-04-07	RS	283	3
2020-04-08	RS	302	4
2020-04-09	RS	333	8
2020-04-10	RS	337	9
2020-04-11	RS	342	10
2020-04-12	RS	350	10
2020-04-13	RS	370	10
2020-04-14	RS	393	10
2020-04-15	RS	412	11
2020-04-16	RS	431	13
2020-04-17	RS	462	15
2020-04-18	RS	480	15
2020-04-19	RS	495	17
2020-04-20	RS	514	17
2020-04-21	RS	525	17
2020-04-22	RS	569	18
2020-04-23	RS	626	19
2020-04-24	RS	676	23
2020-04-25	RS	741	23
2020-04-26	RS	781	26
2020-04-27	RS	826	31
2020-04-28	RS	909	35
2020-04-29	RS	973	37
2020-04-30	RS	1078	43
2020-05-01	RS	1164	47
2020-05-02	RS	1212	49
2020-05-03	RS	1230	51
2020-05-04	RS	1304	60
2020-05-05	RS	1552	66
2020-05-06	RS	1623	73
2020-05-07	RS	1703	74
2020-05-08	RS	1995	78
2020-05-09	RS	2035	80
2020-05-10	RS	2068	83
2020-05-11	RS	2279	87
2020-05-12	RS	2371	92
2020-05-13	RS	2433	99
2020-05-14	RS	2527	105
2020-05-15	RS	3098	111
2020-05-16	RS	3137	117
2020-05-17	RS	3133	123
2020-05-18	RS	3147	127
2020-05-19	RS	3195	135
2020-05-20	RS	4372	136
2020-05-21	RS	4872	140
2020-05-22	RS	5317	146
