## Supplementary material for "Assessing the nationwide impact of COVID-19 mitigation policies on the transmission rate of SARS-CoV-2 in Brazil": capital.csv

date	state	city	cases	deaths	population
2020-03-12	SC	Florianópolis	2	0	500973.0
2020-03-13	SC	Florianópolis	2	0	500973.0
2020-03-14	SC	Florianópolis	2	0	500973.0
2020-03-15	SC	Florianópolis	2	0	500973.0
2020-03-16	SC	Florianópolis	3	0	500973.0
2020-03-17	SC	Florianópolis	3	0	500973.0
2020-03-18	SC	Florianópolis	5	0	500973.0
2020-03-19	SC	Florianópolis	6	0	500973.0
2020-03-20	SC	Florianópolis	10	0	500973.0
2020-03-21	SC	Florianópolis	10	0	500973.0
2020-03-22	SC	Florianópolis	10	0	500973.0
2020-03-23	SC	Florianópolis	15	0	500973.0
2020-03-24	SC	Florianópolis	20	0	500973.0
2020-03-25	SC	Florianópolis	16	0	500973.0
2020-03-26	SC	Florianópolis	20	0	500973.0
2020-03-27	SC	Florianópolis	27	0	500973.0
2020-03-28	SC	Florianópolis	30	0	500973.0
2020-03-29	SC	Florianópolis	40	0	500973.0
2020-03-30	SC	Florianópolis	50	0	500973.0
2020-03-31	SC	Florianópolis	58	0	500973.0
2020-04-01	SC	Florianópolis	60	0	500973.0
2020-04-02	SC	Florianópolis	71	1	500973.0
2020-04-03	SC	Florianópolis	78	1	500973.0
2020-04-04	SC	Florianópolis	91	2	500973.0
2020-04-05	SC	Florianópolis	94	2	500973.0
2020-04-06	SC	Florianópolis	99	2	500973.0
2020-04-07	SC	Florianópolis	114	3	500973.0
2020-04-08	SC	Florianópolis	123	3	500973.0
2020-04-09	SC	Florianópolis	166	3	500973.0
2020-04-10	SC	Florianópolis	167	3	500973.0
2020-04-11	SC	Florianópolis	173	3	500973.0
2020-04-12	SC	Florianópolis	177	3	500973.0
2020-04-13	SC	Florianópolis	199	3	500973.0
2020-04-14	SC	Florianópolis	207	3	500973.0
2020-04-15	SC	Florianópolis	214	3	500973.0
2020-04-16	SC	Florianópolis	219	3	500973.0
2020-04-17	SC	Florianópolis	221	3	500973.0
2020-04-18	SC	Florianópolis	224	3	500973.0
2020-04-19	SC	Florianópolis	232	3	500973.0
2020-04-20	SC	Florianópolis	238	3	500973.0
2020-04-21	SC	Florianópolis	240	4	500973.0
2020-04-22	SC	Florianópolis	244	4	500973.0
2020-04-23	SC	Florianópolis	249	4	500973.0
2020-04-24	SC	Florianópolis	251	4	500973.0
2020-04-25	SC	Florianópolis	252	4	500973.0
2020-04-26	SC	Florianópolis	258	4	500973.0
2020-04-27	SC	Florianópolis	263	5	500973.0
2020-04-28	SC	Florianópolis	334	5	500973.0
2020-04-29	SC	Florianópolis	336	5	500973.0
2020-04-30	SC	Florianópolis	414	5	500973.0
2020-05-01	SC	Florianópolis	320	5	500973.0
2020-05-02	SC	Florianópolis	326	5	500973.0
2020-05-03	SC	Florianópolis	347	5	500973.0
2020-05-04	SC	Florianópolis	353	6	500973.0
2020-05-05	SC	Florianópolis	369	6	500973.0
2020-05-06	SC	Florianópolis	375	6	500973.0
2020-05-07	SC	Florianópolis	371	6	500973.0
2020-05-08	SC	Florianópolis	373	6	500973.0
2020-05-09	SC	Florianópolis	387	6	500973.0
2020-05-10	SC	Florianópolis	386	6	500973.0
2020-05-11	SC	Florianópolis	392	6	500973.0
2020-05-12	SC	Florianópolis	398	6	500973.0
2020-05-13	SC	Florianópolis	407	6	500973.0
2020-05-14	SC	Florianópolis	452	6	500973.0
2020-05-15	SC	Florianópolis	466	6	500973.0
2020-05-16	SC	Florianópolis	473	6	500973.0
2020-05-17	SC	Florianópolis	473	6	500973.0
2020-05-18	SC	Florianópolis	495	6	500973.0
2020-05-19	SC	Florianópolis	519	6	500973.0
2020-05-20	SC	Florianópolis	524	6	500973.0
2020-05-21	SC	Florianópolis	525	6	500973.0
2020-05-22	SC	Florianópolis	705	6	500973.0
