## Supplementary material for "Assessing the nationwide impact of COVID-19 mitigation policies on the transmission rate of SARS-CoV-2 in Brazil": estado.csv

date	state	cases	deaths	population
2020-03-12	SC	2	0	500973.0
2020-03-13	SC	3	0	1091439.0
2020-03-14	SC	5	0	1094317.0
2020-03-15	SC	6	0	1127767.0
2020-03-16	SC	7	0	1127767.0
2020-03-17	SC	7	0	1127767.0
2020-03-18	SC	14	0	1375748.0
2020-03-19	SC	21	0	1622334.0
2020-03-20	SC	39	0	2395359.0
2020-03-21	SC	57	0	2646420.0
2020-03-22	SC	68	0	3161163.0
2020-03-23	SC	86	0	3308611.0
2020-03-24	SC	109	0	3392832.0
2020-03-25	SC	122	0	3520365.0
2020-03-26	SC	149	1	3605032.0
2020-03-27	SC	163	1	3637621.0
2020-03-28	SC	184	1	3865653.0
2020-03-29	SC	197	1	3935078.0
2020-03-30	SC	219	2	3945169.0
2020-03-31	SC	235	2	3945169.0
2020-04-01	SC	247	2	3945169.0
2020-04-02	SC	281	5	4051262.0
2020-04-03	SC	301	5	4381776.0
2020-04-04	SC	356	10	4443977.0
2020-04-05	SC	379	10	4453422.0
2020-04-06	SC	417	11	4585685.0
2020-04-07	SC	457	15	4607638.0
2020-04-08	SC	501	17	4751446.0
2020-04-09	SC	693	18	5084932.0
2020-04-10	SC	717	18	5099481.0
2020-04-11	SC	732	21	5116311.0
2020-04-12	SC	776	24	5141397.0
2020-04-13	SC	826	26	5252003.0
2020-04-14	SC	853	28	5252003.0
2020-04-15	SC	884	29	5260361.0
2020-04-16	SC	926	30	5385125.0
2020-04-17	SC	962	31	5460524.0
2020-04-18	SC	975	32	5493991.0
2020-04-19	SC	1025	35	5530120.0
2020-04-20	SC	1063	35	5540539.0
2020-04-21	SC	1091	37	5540539.0
2020-04-22	SC	1115	39	5540539.0
2020-04-23	SC	1170	42	5556609.0
2020-04-24	SC	1209	42	5567404.0
2020-04-25	SC	1235	42	5589300.0
2020-04-26	SC	1337	43	5628437.0
2020-04-27	SC	1476	44	5658054.0
2020-04-28	SC	1995	44	5807463.0
2020-04-29	SC	2085	46	5812979.0
2020-04-30	SC	2394	48	5853303.0
2020-05-01	SC	2104	50	5853303.0
2020-05-02	SC	2346	52	5887671.0
2020-05-03	SC	2519	52	5902833.0
2020-05-04	SC	2623	55	6016658.0
2020-05-05	SC	2795	58	6108838.0
2020-05-06	SC	2917	59	6222061.0
2020-05-07	SC	3082	63	6225324.0
2020-05-08	SC	3205	63	6246586.0
2020-05-09	SC	3372	64	6246586.0
2020-05-10	SC	3429	65	6274253.0
2020-05-11	SC	3529	69	6317919.0
2020-05-12	SC	3733	73	6328335.0
2020-05-13	SC	3828	73	6342970.0
2020-05-14	SC	4332	78	6358741.0
2020-05-15	SC	4562	79	6364426.0
2020-05-16	SC	4678	81	6368355.0
2020-05-17	SC	4776	83	6379079.0
2020-05-18	SC	5175	85	6436595.0
2020-05-19	SC	5413	91	6447123.0
2020-05-20	SC	5499	94	6484547.0
2020-05-21	SC	5610	98	6492822.0
2020-05-22	SC	6458	100	6529854.0
