## Supplementary material for "Assessing the nationwide impact of COVID-19 mitigation policies on the transmission rate of SARS-CoV-2 in Brazil": interior.csv

date	state	cases	deaths	population
2020-03-13	SC	1	0	590466.0
2020-03-14	SC	3	0	593344.0
2020-03-15	SC	4	0	626794.0
2020-03-16	SC	4	0	626794.0
2020-03-17	SC	4	0	626794.0
2020-03-18	SC	9	0	874775.0
2020-03-19	SC	15	0	1121361.0
2020-03-20	SC	29	0	1894386.0
2020-03-21	SC	47	0	2145447.0
2020-03-22	SC	58	0	2660190.0
2020-03-23	SC	71	0	2807638.0
2020-03-24	SC	89	0	2891859.0
2020-03-25	SC	106	0	3019392.0
2020-03-26	SC	129	1	3104059.0
2020-03-27	SC	136	1	3136648.0
2020-03-28	SC	154	1	3364680.0
2020-03-29	SC	157	1	3434105.0
2020-03-30	SC	169	2	3444196.0
2020-03-31	SC	177	2	3444196.0
2020-04-01	SC	187	2	3444196.0
2020-04-02	SC	210	4	3550289.0
2020-04-03	SC	223	4	3880803.0
2020-04-04	SC	265	8	3943004.0
2020-04-05	SC	285	8	3952449.0
2020-04-06	SC	318	9	4084712.0
2020-04-07	SC	343	12	4106665.0
2020-04-08	SC	378	14	4250473.0
2020-04-09	SC	527	15	4583959.0
2020-04-10	SC	550	15	4598508.0
2020-04-11	SC	559	18	4615338.0
2020-04-12	SC	599	21	4640424.0
2020-04-13	SC	627	23	4751030.0
2020-04-14	SC	646	25	4751030.0
2020-04-15	SC	670	26	4759388.0
2020-04-16	SC	707	27	4884152.0
2020-04-17	SC	741	28	4959551.0
2020-04-18	SC	751	29	4993018.0
2020-04-19	SC	793	32	5029147.0
2020-04-20	SC	825	32	5039566.0
2020-04-21	SC	851	33	5039566.0
2020-04-22	SC	871	35	5039566.0
2020-04-23	SC	921	38	5055636.0
2020-04-24	SC	958	38	5066431.0
2020-04-25	SC	983	38	5088327.0
2020-04-26	SC	1079	39	5127464.0
2020-04-27	SC	1213	39	5157081.0
2020-04-28	SC	1661	39	5306490.0
2020-04-29	SC	1749	41	5312006.0
2020-04-30	SC	1980	43	5352330.0
2020-05-01	SC	1784	45	5352330.0
2020-05-02	SC	2020	47	5386698.0
2020-05-03	SC	2172	47	5401860.0
2020-05-04	SC	2270	49	5515685.0
2020-05-05	SC	2426	52	5607865.0
2020-05-06	SC	2542	53	5721088.0
2020-05-07	SC	2711	57	5724351.0
2020-05-08	SC	2832	57	5745613.0
2020-05-09	SC	2985	58	5745613.0
2020-05-10	SC	3043	59	5773280.0
2020-05-11	SC	3137	63	5816946.0
2020-05-12	SC	3335	67	5827362.0
2020-05-13	SC	3421	67	5841997.0
2020-05-14	SC	3880	72	5857768.0
2020-05-15	SC	4096	73	5863453.0
2020-05-16	SC	4205	75	5867382.0
2020-05-17	SC	4303	77	5878106.0
2020-05-18	SC	4680	79	5935622.0
2020-05-19	SC	4894	85	5946150.0
2020-05-20	SC	4975	88	5983574.0
2020-05-21	SC	5085	92	5991849.0
2020-05-22	SC	5753	94	6028881.0
