## Supplementary material for "Assessing the nationwide impact of COVID-19 mitigation policies on the transmission rate of SARS-CoV-2 in Brazil": capital.csv

date	state	city	cases	deaths	population
2020-03-14	SE	Aracaju	1	0	657013.0
2020-03-15	SE	Aracaju	1	0	657013.0
2020-03-16	SE	Aracaju	5	0	657013.0
2020-03-17	SE	Aracaju	5	0	657013.0
2020-03-18	SE	Aracaju	5	0	657013.0
2020-03-19	SE	Aracaju	5	0	657013.0
2020-03-20	SE	Aracaju	5	0	657013.0
2020-03-21	SE	Aracaju	7	0	657013.0
2020-03-22	SE	Aracaju	7	0	657013.0
2020-03-23	SE	Aracaju	7	0	657013.0
2020-03-24	SE	Aracaju	12	0	657013.0
2020-03-25	SE	Aracaju	13	0	657013.0
2020-03-26	SE	Aracaju	13	0	657013.0
2020-03-27	SE	Aracaju	13	0	657013.0
2020-03-28	SE	Aracaju	13	0	657013.0
2020-03-29	SE	Aracaju	13	0	657013.0
2020-03-30	SE	Aracaju	15	0	657013.0
2020-03-31	SE	Aracaju	16	0	657013.0
2020-04-01	SE	Aracaju	19	0	657013.0
2020-04-02	SE	Aracaju	20	2	657013.0
2020-04-03	SE	Aracaju	23	2	657013.0
2020-04-04	SE	Aracaju	27	3	657013.0
2020-04-05	SE	Aracaju	27	3	657013.0
2020-04-06	SE	Aracaju	27	4	657013.0
2020-04-07	SE	Aracaju	30	4	657013.0
2020-04-08	SE	Aracaju	32	4	657013.0
2020-04-09	SE	Aracaju	32	4	657013.0
2020-04-10	SE	Aracaju	33	4	657013.0
2020-04-11	SE	Aracaju	35	4	657013.0
2020-04-12	SE	Aracaju	35	4	657013.0
2020-04-13	SE	Aracaju	36	4	657013.0
2020-04-14	SE	Aracaju	37	4	657013.0
2020-04-15	SE	Aracaju	37	4	657013.0
2020-04-16	SE	Aracaju	40	4	657013.0
2020-04-17	SE	Aracaju	44	4	657013.0
2020-04-18	SE	Aracaju	52	4	657013.0
2020-04-19	SE	Aracaju	59	4	657013.0
2020-04-20	SE	Aracaju	60	4	657013.0
2020-04-21	SE	Aracaju	74	5	657013.0
2020-04-22	SE	Aracaju	74	5	657013.0
2020-04-23	SE	Aracaju	86	5	657013.0
2020-04-24	SE	Aracaju	95	5	657013.0
2020-04-25	SE	Aracaju	99	6	657013.0
2020-04-26	SE	Aracaju	115	6	657013.0
2020-04-27	SE	Aracaju	138	7	657013.0
2020-04-28	SE	Aracaju	189	7	657013.0
2020-04-29	SE	Aracaju	189	7	657013.0
2020-04-30	SE	Aracaju	297	7	657013.0
2020-05-01	SE	Aracaju	339	7	657013.0
2020-05-02	SE	Aracaju	386	7	657013.0
2020-05-03	SE	Aracaju	467	7	657013.0
2020-05-04	SE	Aracaju	503	8	657013.0
2020-05-05	SE	Aracaju	599	8	657013.0
2020-05-06	SE	Aracaju	670	10	657013.0
2020-05-07	SE	Aracaju	832	10	657013.0
2020-05-08	SE	Aracaju	1010	11	657013.0
2020-05-09	SE	Aracaju	1112	13	657013.0
2020-05-10	SE	Aracaju	1237	13	657013.0
2020-05-11	SE	Aracaju	1252	13	657013.0
2020-05-12	SE	Aracaju	1413	13	657013.0
2020-05-13	SE	Aracaju	1564	15	657013.0
2020-05-14	SE	Aracaju	1717	18	657013.0
2020-05-15	SE	Aracaju	1862	19	657013.0
2020-05-16	SE	Aracaju	2032	20	657013.0
2020-05-17	SE	Aracaju	2108	23	657013.0
2020-05-18	SE	Aracaju	2245	24	657013.0
2020-05-19	SE	Aracaju	2473	27	657013.0
2020-05-20	SE	Aracaju	2662	29	657013.0
2020-05-21	SE	Aracaju	2843	33	657013.0
2020-05-22	SE	Aracaju	2940	38	657013.0
