## Supplementary material for "Assessing the nationwide impact of COVID-19 mitigation policies on the transmission rate of SARS-CoV-2 in Brazil": estado.csv

date	state	cases	deaths	population
2020-03-14	SE	1	0	657013.0
2020-03-15	SE	1	0	657013.0
2020-03-16	SE	5	0	657013.0
2020-03-17	SE	5	0	657013.0
2020-03-18	SE	6	0	686639.0
2020-03-19	SE	6	0	686639.0
2020-03-20	SE	7	0	686639.0
2020-03-21	SE	10	0	723563.0
2020-03-22	SE	10	0	723563.0
2020-03-23	SE	10	0	723563.0
2020-03-24	SE	15	0	723563.0
2020-03-25	SE	16	0	723563.0
2020-03-26	SE	16	0	723563.0
2020-03-27	SE	16	0	723563.0
2020-03-28	SE	16	0	723563.0
2020-03-29	SE	16	0	723563.0
2020-03-30	SE	18	0	723563.0
2020-03-31	SE	19	0	723563.0
2020-04-01	SE	22	0	723563.0
2020-04-02	SE	24	2	757776.0
2020-04-03	SE	27	2	757776.0
2020-04-04	SE	32	3	853203.0
2020-04-05	SE	32	3	853203.0
2020-04-06	SE	32	4	853203.0
2020-04-07	SE	36	4	893687.0
2020-04-08	SE	39	4	908115.0
2020-04-09	SE	40	4	908115.0
2020-04-10	SE	42	4	908115.0
2020-04-11	SE	44	4	908115.0
2020-04-12	SE	44	4	908115.0
2020-04-13	SE	45	4	908115.0
2020-04-14	SE	46	4	908115.0
2020-04-15	SE	48	4	1181815.0
2020-04-16	SE	53	4	1328151.0
2020-04-17	SE	58	4	1328151.0
2020-04-18	SE	71	5	1380464.0
2020-04-19	SE	86	5	1449648.0
2020-04-20	SE	92	5	1478244.0
2020-04-21	SE	117	7	1478244.0
2020-04-22	SE	118	7	1491780.0
2020-04-23	SE	135	8	1491780.0
2020-04-24	SE	145	8	1491780.0
2020-04-25	SE	154	9	1522187.0
2020-04-26	SE	175	9	1557274.0
2020-04-27	SE	211	11	1635223.0
2020-04-28	SE	280	11	1695514.0
2020-04-29	SE	280	11	1695514.0
2020-04-30	SE	453	14	1826259.0
2020-05-01	SE	517	14	1868496.0
2020-05-02	SE	601	14	1915834.0
2020-05-03	SE	730	14	1958029.0
2020-05-04	SE	772	17	1964605.0
2020-05-05	SE	898	21	1990893.0
2020-05-06	SE	998	23	2037003.0
2020-05-07	SE	1214	25	2047216.0
2020-05-08	SE	1438	28	2047216.0
2020-05-09	SE	1588	33	2112780.0
2020-05-10	SE	1771	34	2170128.0
2020-05-11	SE	1800	37	2181265.0
2020-05-12	SE	2032	37	2181265.0
2020-05-13	SE	2268	42	2181265.0
2020-05-14	SE	2494	47	2181265.0
2020-05-15	SE	2868	50	2181265.0
2020-05-16	SE	3135	53	2217746.0
2020-05-17	SE	3343	57	2226639.0
2020-05-18	SE	3566	59	2239851.0
2020-05-19	SE	3967	63	2253061.0
2020-05-20	SE	4277	69	2275788.0
2020-05-21	SE	4734	76	2298696.0
2020-05-22	SE	4922	82	2298696.0
