## Supplementary material for "Assessing the nationwide impact of COVID-19 mitigation policies on the transmission rate of SARS-CoV-2 in Brazil": interior.csv

date	state	cases	deaths	population
2020-03-18	SE	1	0	29626.0
2020-03-19	SE	1	0	29626.0
2020-03-20	SE	2	0	29626.0
2020-03-21	SE	3	0	66550.0
2020-03-22	SE	3	0	66550.0
2020-03-23	SE	3	0	66550.0
2020-03-24	SE	3	0	66550.0
2020-03-25	SE	3	0	66550.0
2020-03-26	SE	3	0	66550.0
2020-03-27	SE	3	0	66550.0
2020-03-28	SE	3	0	66550.0
2020-03-29	SE	3	0	66550.0
2020-03-30	SE	3	0	66550.0
2020-03-31	SE	3	0	66550.0
2020-04-01	SE	3	0	66550.0
2020-04-02	SE	4	0	100763.0
2020-04-03	SE	4	0	100763.0
2020-04-04	SE	5	0	196190.0
2020-04-05	SE	5	0	196190.0
2020-04-06	SE	5	0	196190.0
2020-04-07	SE	6	0	236674.0
2020-04-08	SE	7	0	251102.0
2020-04-09	SE	8	0	251102.0
2020-04-10	SE	9	0	251102.0
2020-04-11	SE	9	0	251102.0
2020-04-12	SE	9	0	251102.0
2020-04-13	SE	9	0	251102.0
2020-04-14	SE	9	0	251102.0
2020-04-15	SE	11	0	524802.0
2020-04-16	SE	13	0	671138.0
2020-04-17	SE	14	0	671138.0
2020-04-18	SE	19	1	723451.0
2020-04-19	SE	27	1	792635.0
2020-04-20	SE	32	1	821231.0
2020-04-21	SE	43	2	821231.0
2020-04-22	SE	44	2	834767.0
2020-04-23	SE	49	3	834767.0
2020-04-24	SE	50	3	834767.0
2020-04-25	SE	55	3	865174.0
2020-04-26	SE	60	3	900261.0
2020-04-27	SE	73	4	978210.0
2020-04-28	SE	91	4	1038501.0
2020-04-29	SE	91	4	1038501.0
2020-04-30	SE	156	7	1169246.0
2020-05-01	SE	178	7	1211483.0
2020-05-02	SE	215	7	1258821.0
2020-05-03	SE	263	7	1301016.0
2020-05-04	SE	269	9	1307592.0
2020-05-05	SE	299	13	1333880.0
2020-05-06	SE	328	13	1379990.0
2020-05-07	SE	382	15	1390203.0
2020-05-08	SE	428	17	1390203.0
2020-05-09	SE	476	20	1455767.0
2020-05-10	SE	534	21	1513115.0
2020-05-11	SE	548	24	1524252.0
2020-05-12	SE	619	24	1524252.0
2020-05-13	SE	704	27	1524252.0
2020-05-14	SE	777	29	1524252.0
2020-05-15	SE	1006	31	1524252.0
2020-05-16	SE	1103	33	1560733.0
2020-05-17	SE	1235	34	1569626.0
2020-05-18	SE	1321	35	1582838.0
2020-05-19	SE	1494	36	1596048.0
2020-05-20	SE	1615	40	1618775.0
2020-05-21	SE	1891	43	1641683.0
2020-05-22	SE	1982	44	1641683.0
