## Supplementary material for "Assessing the nationwide impact of COVID-19 mitigation policies on the transmission rate of SARS-CoV-2 in Brazil": capital.csv

date	state	city	cases	deaths	population
2020-02-25	SP	São Paulo	1	0	12252023.0
2020-02-26	SP	São Paulo	1	0	12252023.0
2020-02-27	SP	São Paulo	1	0	12252023.0
2020-02-28	SP	São Paulo	2	0	12252023.0
2020-02-29	SP	São Paulo	2	0	12252023.0
2020-03-01	SP	São Paulo	2	0	12252023.0
2020-03-02	SP	São Paulo	2	0	12252023.0
2020-03-03	SP	São Paulo	2	0	12252023.0
2020-03-04	SP	São Paulo	3	0	12252023.0
2020-03-05	SP	São Paulo	6	0	12252023.0
2020-03-06	SP	São Paulo	6	0	12252023.0
2020-03-07	SP	São Paulo	12	0	12252023.0
2020-03-08	SP	São Paulo	15	0	12252023.0
2020-03-09	SP	São Paulo	15	0	12252023.0
2020-03-10	SP	São Paulo	18	0	12252023.0
2020-03-11	SP	São Paulo	29	0	12252023.0
2020-03-12	SP	São Paulo	44	0	12252023.0
2020-03-13	SP	São Paulo	44	0	12252023.0
2020-03-14	SP	São Paulo	62	0	12252023.0
2020-03-15	SP	São Paulo	62	0	12252023.0
2020-03-16	SP	São Paulo	145	0	12252023.0
2020-03-17	SP	São Paulo	156	1	12252023.0
2020-03-18	SP	São Paulo	214	3	12252023.0
2020-03-19	SP	São Paulo	259	5	12252023.0
2020-03-20	SP	São Paulo	306	9	12252023.0
2020-03-21	SP	São Paulo	306	9	12252023.0
2020-03-22	SP	São Paulo	306	9	12252023.0
2020-03-23	SP	São Paulo	306	9	12252023.0
2020-03-24	SP	São Paulo	306	9	12252023.0
2020-03-25	SP	São Paulo	722	44	12252023.0
2020-03-26	SP	São Paulo	899	53	12252023.0
2020-03-27	SP	São Paulo	1044	62	12252023.0
2020-03-28	SP	São Paulo	1044	62	12252023.0
2020-03-29	SP	São Paulo	1044	62	12252023.0
2020-03-30	SP	São Paulo	1233	103	12252023.0
2020-03-31	SP	São Paulo	1885	121	12252023.0
2020-04-01	SP	São Paulo	2418	144	12252023.0
2020-04-02	SP	São Paulo	2815	164	12252023.0
2020-04-03	SP	São Paulo	3202	186	12252023.0
2020-04-04	SP	São Paulo	3496	212	12252023.0
2020-04-05	SP	São Paulo	3612	220	12252023.0
2020-04-06	SP	São Paulo	3754	244	12252023.0
2020-04-07	SP	São Paulo	4258	296	12252023.0
2020-04-08	SP	São Paulo	4947	339	12252023.0
2020-04-09	SP	São Paulo	5477	384	12252023.0
2020-04-10	SP	São Paulo	5982	409	12252023.0
2020-04-11	SP	São Paulo	6131	422	12252023.0
2020-04-12	SP	São Paulo	6352	445	12252023.0
2020-04-13	SP	São Paulo	6418	456	12252023.0
2020-04-14	SP	São Paulo	6705	512	12252023.0
2020-04-15	SP	São Paulo	7764	558	12252023.0
2020-04-16	SP	São Paulo	7908	603	12252023.0
2020-04-17	SP	São Paulo	8744	643	12252023.0
2020-04-18	SP	São Paulo	9428	686	12252023.0
2020-04-19	SP	São Paulo	9668	700	12252023.0
2020-04-20	SP	São Paulo	9815	715	12252023.0
2020-04-21	SP	São Paulo	10342	753	12252023.0
2020-04-22	SP	São Paulo	10691	778	12252023.0
2020-04-23	SP	São Paulo	11225	912	12252023.0
2020-04-24	SP	São Paulo	11800	1010	12252023.0
2020-04-25	SP	São Paulo	13098	1099	12252023.0
2020-04-26	SP	São Paulo	13513	1114	12252023.0
2020-04-27	SP	São Paulo	13989	1172	12252023.0
2020-04-28	SP	São Paulo	15397	1321	12252023.0
2020-04-29	SP	São Paulo	16638	1439	12252023.0
2020-04-30	SP	São Paulo	18149	1522	12252023.0
2020-05-01	SP	São Paulo	19087	1607	12252023.0
2020-05-02	SP	São Paulo	19494	1661	12252023.0
2020-05-03	SP	São Paulo	19822	1673	12252023.0
2020-05-04	SP	São Paulo	20073	1683	12252023.0
2020-05-05	SP	São Paulo	21140	1801	12252023.0
2020-05-06	SP	São Paulo	23187	1910	12252023.0
2020-05-07	SP	São Paulo	24273	1986	12252023.0
2020-05-08	SP	São Paulo	25367	2110	12252023.0
2020-05-09	SP	São Paulo	26787	2223	12252023.0
2020-05-10	SP	São Paulo	27307	2266	12252023.0
2020-05-11	SP	São Paulo	27771	2281	12252023.0
2020-05-12	SP	São Paulo	28682	2405	12252023.0
2020-05-13	SP	São Paulo	30402	2494	12252023.0
2020-05-14	SP	São Paulo	31873	2596	12252023.0
2020-05-15	SP	São Paulo	33992	2674	12252023.0
2020-05-16	SP	São Paulo	35429	2792	12252023.0
2020-05-17	SP	São Paulo	35931	2835	12252023.0
2020-05-18	SP	São Paulo	36188	2856	12252023.0
2020-05-19	SP	São Paulo	37640	3029	12252023.0
2020-05-20	SP	São Paulo	39466	3135	12252023.0
2020-05-21	SP	São Paulo	41451	3238	12252023.0
2020-05-22	SP	São Paulo	42973	3352	12252023.0
