## Supplementary material for "Assessing the nationwide impact of COVID-19 mitigation policies on the transmission rate of SARS-CoV-2 in Brazil": estado.csv

date	state	cases	deaths	population
2020-02-25	SP	1	0	12252023.0
2020-02-26	SP	1	0	12252023.0
2020-02-27	SP	1	0	12252023.0
2020-02-28	SP	2	0	12252023.0
2020-02-29	SP	2	0	12252023.0
2020-03-01	SP	2	0	12252023.0
2020-03-02	SP	2	0	12252023.0
2020-03-03	SP	2	0	12252023.0
2020-03-04	SP	3	0	12252023.0
2020-03-05	SP	6	0	12252023.0
2020-03-06	SP	6	0	12252023.0
2020-03-07	SP	13	0	12391470.0
2020-03-08	SP	16	0	12391470.0
2020-03-09	SP	16	0	12391470.0
2020-03-10	SP	19	0	12391470.0
2020-03-11	SP	30	0	12391470.0
2020-03-12	SP	46	0	12585746.0
2020-03-13	SP	46	0	12585746.0
2020-03-14	SP	65	0	12986673.0
2020-03-15	SP	65	0	12986673.0
2020-03-16	SP	152	0	15178421.0
2020-03-17	SP	164	1	16557603.0
2020-03-18	SP	241	3	20223589.0
2020-03-19	SP	286	5	20888747.0
2020-03-20	SP	345	9	21565440.0
2020-03-21	SP	337	9	21565440.0
2020-03-22	SP	337	9	21565440.0
2020-03-23	SP	337	9	21565440.0
2020-03-24	SP	337	9	21565440.0
2020-03-25	SP	862	48	23338939.0
2020-03-26	SP	1053	58	24402886.0
2020-03-27	SP	1223	68	25506148.0
2020-03-28	SP	1179	67	25506148.0
2020-03-29	SP	1179	67	25506148.0
2020-03-30	SP	1517	113	27130812.0
2020-03-31	SP	2339	136	30207495.0
2020-04-01	SP	2981	164	31192125.0
2020-04-02	SP	3506	188	32539020.0
2020-04-03	SP	4048	219	33108718.0
2020-04-04	SP	4466	260	33528597.0
2020-04-05	SP	4620	275	33701868.0
2020-04-06	SP	4866	304	34487582.0
2020-04-07	SP	5682	371	36141754.0
2020-04-08	SP	6708	428	37282216.0
2020-04-09	SP	7480	496	37729874.0
2020-04-10	SP	8216	540	38365891.0
2020-04-11	SP	8419	560	38537659.0
2020-04-12	SP	8755	588	38582039.0
2020-04-13	SP	8895	608	38796013.0
2020-04-14	SP	9371	695	39383857.0
2020-04-15	SP	11043	778	40087010.0
2020-04-16	SP	11568	853	40339556.0
2020-04-17	SP	12841	928	40511742.0
2020-04-18	SP	13894	991	40777916.0
2020-04-19	SP	14267	1015	40873058.0
2020-04-20	SP	14580	1037	40954525.0
2020-04-21	SP	15385	1093	41044917.0
2020-04-22	SP	15914	1134	41101553.0
2020-04-23	SP	16740	1345	41541465.0
2020-04-24	SP	17826	1512	41827039.0
2020-04-25	SP	20004	1667	42021500.0
2020-04-26	SP	20715	1700	42030060.0
2020-04-27	SP	21696	1825	42165565.0
2020-04-28	SP	24041	2049	42471436.0
2020-04-29	SP	26158	2247	42666676.0
2020-04-30	SP	28698	2375	42785205.0
2020-05-01	SP	30374	2511	43002422.0
2020-05-02	SP	31174	2586	43047060.0
2020-05-03	SP	31772	2627	43047060.0
2020-05-04	SP	32187	2654	43105693.0
2020-05-05	SP	34053	2851	43286532.0
2020-05-06	SP	37853	3045	43611066.0
2020-05-07	SP	39928	3206	43730344.0
2020-05-08	SP	41830	3416	43916204.0
2020-05-09	SP	44411	3608	44062158.0
2020-05-10	SP	45444	3709	44075619.0
2020-05-11	SP	46131	3743	44089725.0
2020-05-12	SP	47719	3949	44185367.0
2020-05-13	SP	51097	4118	44382943.0
2020-05-14	SP	54286	4315	44560790.0
2020-05-15	SP	58378	4501	44662889.0
2020-05-16	SP	61183	4688	44708599.0
2020-05-17	SP	62345	4782	44746300.0
2020-05-18	SP	63066	4823	44797735.0
2020-05-19	SP	65995	5147	44964624.0
2020-05-20	SP	69859	5363	45021650.0
2020-05-21	SP	73739	5558	45070366.0
2020-05-22	SP	76871	5773	45142852.0
