## Supplementary material for "Assessing the nationwide impact of COVID-19 mitigation policies on the transmission rate of SARS-CoV-2 in Brazil": interior.csv

date	state	cases	deaths	population
2020-03-07	SP	1	0	139447.0
2020-03-08	SP	1	0	139447.0
2020-03-09	SP	1	0	139447.0
2020-03-10	SP	1	0	139447.0
2020-03-11	SP	1	0	139447.0
2020-03-12	SP	2	0	333723.0
2020-03-13	SP	2	0	333723.0
2020-03-14	SP	3	0	734650.0
2020-03-15	SP	3	0	734650.0
2020-03-16	SP	7	0	2926398.0
2020-03-17	SP	8	0	4305580.0
2020-03-18	SP	27	0	7971566.0
2020-03-19	SP	27	0	8636724.0
2020-03-20	SP	39	0	9313417.0
2020-03-21	SP	31	0	9313417.0
2020-03-22	SP	31	0	9313417.0
2020-03-23	SP	31	0	9313417.0
2020-03-24	SP	31	0	9313417.0
2020-03-25	SP	140	4	11086916.0
2020-03-26	SP	154	5	12150863.0
2020-03-27	SP	179	6	13254125.0
2020-03-28	SP	135	5	13254125.0
2020-03-29	SP	135	5	13254125.0
2020-03-30	SP	284	10	14878789.0
2020-03-31	SP	454	15	17955472.0
2020-04-01	SP	563	20	18940102.0
2020-04-02	SP	691	24	20286997.0
2020-04-03	SP	846	33	20856695.0
2020-04-04	SP	970	48	21276574.0
2020-04-05	SP	1008	55	21449845.0
2020-04-06	SP	1112	60	22235559.0
2020-04-07	SP	1424	75	23889731.0
2020-04-08	SP	1761	89	25030193.0
2020-04-09	SP	2003	112	25477851.0
2020-04-10	SP	2234	131	26113868.0
2020-04-11	SP	2288	138	26285636.0
2020-04-12	SP	2403	143	26330016.0
2020-04-13	SP	2477	152	26543990.0
2020-04-14	SP	2666	183	27131834.0
2020-04-15	SP	3279	220	27834987.0
2020-04-16	SP	3660	250	28087533.0
2020-04-17	SP	4097	285	28259719.0
2020-04-18	SP	4466	305	28525893.0
2020-04-19	SP	4599	315	28621035.0
2020-04-20	SP	4765	322	28702502.0
2020-04-21	SP	5043	340	28792894.0
2020-04-22	SP	5223	356	28849530.0
2020-04-23	SP	5515	433	29289442.0
2020-04-24	SP	6026	502	29575016.0
2020-04-25	SP	6906	568	29769477.0
2020-04-26	SP	7202	586	29778037.0
2020-04-27	SP	7707	653	29913542.0
2020-04-28	SP	8644	728	30219413.0
2020-04-29	SP	9520	808	30414653.0
2020-04-30	SP	10549	853	30533182.0
2020-05-01	SP	11287	904	30750399.0
2020-05-02	SP	11680	925	30795037.0
2020-05-03	SP	11950	954	30795037.0
2020-05-04	SP	12114	971	30853670.0
2020-05-05	SP	12913	1050	31034509.0
2020-05-06	SP	14666	1135	31359043.0
2020-05-07	SP	15655	1220	31478321.0
2020-05-08	SP	16463	1306	31664181.0
2020-05-09	SP	17624	1385	31810135.0
2020-05-10	SP	18137	1443	31823596.0
2020-05-11	SP	18360	1462	31837702.0
2020-05-12	SP	19037	1544	31933344.0
2020-05-13	SP	20695	1624	32130920.0
2020-05-14	SP	22413	1719	32308767.0
2020-05-15	SP	24386	1827	32410866.0
2020-05-16	SP	25754	1896	32456576.0
2020-05-17	SP	26414	1947	32494277.0
2020-05-18	SP	26878	1967	32545712.0
2020-05-19	SP	28355	2118	32712601.0
2020-05-20	SP	30393	2228	32769627.0
2020-05-21	SP	32288	2320	32818343.0
2020-05-22	SP	33898	2421	32890829.0
