## Supplementary material for "Assessing the nationwide impact of COVID-19 mitigation policies on the transmission rate of SARS-CoV-2 in Brazil": capital.csv

date	state	city	cases	deaths	population
2020-03-18	TO	Palmas	1	0	299127.0
2020-03-19	TO	Palmas	1	0	299127.0
2020-03-20	TO	Palmas	1	0	299127.0
2020-03-21	TO	Palmas	2	0	299127.0
2020-03-22	TO	Palmas	5	0	299127.0
2020-03-23	TO	Palmas	7	0	299127.0
2020-03-24	TO	Palmas	7	0	299127.0
2020-03-25	TO	Palmas	7	0	299127.0
2020-03-26	TO	Palmas	8	0	299127.0
2020-03-27	TO	Palmas	8	0	299127.0
2020-03-28	TO	Palmas	8	0	299127.0
2020-03-29	TO	Palmas	9	0	299127.0
2020-03-30	TO	Palmas	9	0	299127.0
2020-03-31	TO	Palmas	9	0	299127.0
2020-04-01	TO	Palmas	9	0	299127.0
2020-04-02	TO	Palmas	9	0	299127.0
2020-04-03	TO	Palmas	10	0	299127.0
2020-04-04	TO	Palmas	11	0	299127.0
2020-04-05	TO	Palmas	12	0	299127.0
2020-04-06	TO	Palmas	13	0	299127.0
2020-04-07	TO	Palmas	13	0	299127.0
2020-04-08	TO	Palmas	15	0	299127.0
2020-04-09	TO	Palmas	15	0	299127.0
2020-04-10	TO	Palmas	15	0	299127.0
2020-04-11	TO	Palmas	15	0	299127.0
2020-04-12	TO	Palmas	16	0	299127.0
2020-04-13	TO	Palmas	16	0	299127.0
2020-04-14	TO	Palmas	17	0	299127.0
2020-04-15	TO	Palmas	19	1	299127.0
2020-04-16	TO	Palmas	21	1	299127.0
2020-04-17	TO	Palmas	22	1	299127.0
2020-04-18	TO	Palmas	23	1	299127.0
2020-04-19	TO	Palmas	24	1	299127.0
2020-04-20	TO	Palmas	25	1	299127.0
2020-04-21	TO	Palmas	25	1	299127.0
2020-04-22	TO	Palmas	25	1	299127.0
2020-04-23	TO	Palmas	28	1	299127.0
2020-04-24	TO	Palmas	30	1	299127.0
2020-04-25	TO	Palmas	31	1	299127.0
2020-04-26	TO	Palmas	33	1	299127.0
2020-04-27	TO	Palmas	37	1	299127.0
2020-04-28	TO	Palmas	48	1	299127.0
2020-04-29	TO	Palmas	54	2	299127.0
2020-04-30	TO	Palmas	61	2	299127.0
2020-05-01	TO	Palmas	66	2	299127.0
2020-05-02	TO	Palmas	83	2	299127.0
2020-05-03	TO	Palmas	87	2	299127.0
2020-05-04	TO	Palmas	99	2	299127.0
2020-05-05	TO	Palmas	102	2	299127.0
2020-05-06	TO	Palmas	124	2	299127.0
2020-05-07	TO	Palmas	141	2	299127.0
2020-05-08	TO	Palmas	152	2	299127.0
2020-05-09	TO	Palmas	158	2	299127.0
2020-05-10	TO	Palmas	163	2	299127.0
2020-05-11	TO	Palmas	177	2	299127.0
2020-05-12	TO	Palmas	198	3	299127.0
2020-05-13	TO	Palmas	211	3	299127.0
2020-05-14	TO	Palmas	234	3	299127.0
2020-05-15	TO	Palmas	249	3	299127.0
2020-05-16	TO	Palmas	249	3	299127.0
2020-05-17	TO	Palmas	300	3	299127.0
2020-05-18	TO	Palmas	316	4	299127.0
2020-05-19	TO	Palmas	333	4	299127.0
2020-05-20	TO	Palmas	348	4	299127.0
2020-05-21	TO	Palmas	372	4	299127.0
2020-05-22	TO	Palmas	391	4	299127.0
