## Supplementary material for "Assessing the nationwide impact of COVID-19 mitigation policies on the transmission rate of SARS-CoV-2 in Brazil": estado.csv

date	state	cases	deaths	population
2020-03-18	TO	1	0	299127.0
2020-03-19	TO	1	0	299127.0
2020-03-20	TO	1	0	299127.0
2020-03-21	TO	2	0	299127.0
2020-03-22	TO	5	0	299127.0
2020-03-23	TO	7	0	299127.0
2020-03-24	TO	7	0	299127.0
2020-03-25	TO	7	0	299127.0
2020-03-26	TO	8	0	299127.0
2020-03-27	TO	9	0	479597.0
2020-03-28	TO	9	0	479597.0
2020-03-29	TO	10	0	479597.0
2020-03-30	TO	11	0	479597.0
2020-03-31	TO	12	0	479597.0
2020-04-01	TO	12	0	479597.0
2020-04-02	TO	12	0	479597.0
2020-04-03	TO	13	0	479597.0
2020-04-04	TO	16	0	501736.0
2020-04-05	TO	17	0	501736.0
2020-04-06	TO	19	0	501736.0
2020-04-07	TO	19	0	501736.0
2020-04-08	TO	23	0	588383.0
2020-04-09	TO	23	0	588383.0
2020-04-10	TO	23	0	588383.0
2020-04-11	TO	25	0	644017.0
2020-04-12	TO	26	0	644017.0
2020-04-13	TO	26	0	644017.0
2020-04-14	TO	27	0	644017.0
2020-04-15	TO	29	1	666887.0
2020-04-16	TO	31	1	666887.0
2020-04-17	TO	32	1	666887.0
2020-04-18	TO	33	1	666887.0
2020-04-19	TO	34	1	666887.0
2020-04-20	TO	35	2	666887.0
2020-04-21	TO	36	2	666887.0
2020-04-22	TO	37	2	666887.0
2020-04-23	TO	43	2	675916.0
2020-04-24	TO	50	2	675916.0
2020-04-25	TO	58	2	681504.0
2020-04-26	TO	67	2	707427.0
2020-04-27	TO	79	2	740567.0
2020-04-28	TO	116	2	805260.0
2020-04-29	TO	137	3	830388.0
2020-04-30	TO	164	3	865812.0
2020-05-01	TO	191	4	901573.0
2020-05-02	TO	246	4	917855.0
2020-05-03	TO	267	6	949537.0
2020-05-04	TO	303	7	957988.0
2020-05-05	TO	351	9	989890.0
2020-05-06	TO	423	9	1024077.0
2020-05-07	TO	494	9	1048467.0
2020-05-08	TO	573	9	1054912.0
2020-05-09	TO	688	11	1102923.0
2020-05-10	TO	747	12	1119446.0
2020-05-11	TO	828	14	1141456.0
2020-05-12	TO	932	21	1141456.0
2020-05-13	TO	1029	23	1159332.0
2020-05-14	TO	1179	24	1180882.0
2020-05-15	TO	1279	27	1180882.0
2020-05-16	TO	1279	27	1180882.0
2020-05-17	TO	1496	32	1216180.0
2020-05-18	TO	1646	38	1221888.0
2020-05-19	TO	1809	42	1252559.0
2020-05-20	TO	1976	47	1262892.0
2020-05-21	TO	2205	49	1295113.0
2020-05-22	TO	2430	51	1322714.0
