## Supplementary material for "Assessing the nationwide impact of COVID-19 mitigation policies on the transmission rate of SARS-CoV-2 in Brazil": interior.csv

date	state	cases	deaths	population
2020-03-27	TO	1	0	180470.0
2020-03-28	TO	1	0	180470.0
2020-03-29	TO	1	0	180470.0
2020-03-30	TO	2	0	180470.0
2020-03-31	TO	3	0	180470.0
2020-04-01	TO	3	0	180470.0
2020-04-02	TO	3	0	180470.0
2020-04-03	TO	3	0	180470.0
2020-04-04	TO	5	0	202609.0
2020-04-05	TO	5	0	202609.0
2020-04-06	TO	6	0	202609.0
2020-04-07	TO	6	0	202609.0
2020-04-08	TO	8	0	289256.0
2020-04-09	TO	8	0	289256.0
2020-04-10	TO	8	0	289256.0
2020-04-11	TO	10	0	344890.0
2020-04-12	TO	10	0	344890.0
2020-04-13	TO	10	0	344890.0
2020-04-14	TO	10	0	344890.0
2020-04-15	TO	10	0	367760.0
2020-04-16	TO	10	0	367760.0
2020-04-17	TO	10	0	367760.0
2020-04-18	TO	10	0	367760.0
2020-04-19	TO	10	0	367760.0
2020-04-20	TO	10	1	367760.0
2020-04-21	TO	11	1	367760.0
2020-04-22	TO	12	1	367760.0
2020-04-23	TO	15	1	376789.0
2020-04-24	TO	20	1	376789.0
2020-04-25	TO	27	1	382377.0
2020-04-26	TO	34	1	408300.0
2020-04-27	TO	42	1	441440.0
2020-04-28	TO	68	1	506133.0
2020-04-29	TO	83	1	531261.0
2020-04-30	TO	103	1	566685.0
2020-05-01	TO	125	2	602446.0
2020-05-02	TO	163	2	618728.0
2020-05-03	TO	180	4	650410.0
2020-05-04	TO	204	5	658861.0
2020-05-05	TO	249	7	690763.0
2020-05-06	TO	299	7	724950.0
2020-05-07	TO	353	7	749340.0
2020-05-08	TO	421	7	755785.0
2020-05-09	TO	530	9	803796.0
2020-05-10	TO	584	10	820319.0
2020-05-11	TO	651	12	842329.0
2020-05-12	TO	734	18	842329.0
2020-05-13	TO	818	20	860205.0
2020-05-14	TO	945	21	881755.0
2020-05-15	TO	1030	24	881755.0
2020-05-16	TO	1030	24	881755.0
2020-05-17	TO	1196	29	917053.0
2020-05-18	TO	1330	34	922761.0
2020-05-19	TO	1476	38	953432.0
2020-05-20	TO	1628	43	963765.0
2020-05-21	TO	1833	45	995986.0
2020-05-22	TO	2039	47	1023587.0
