## Supplementary material for "Assessing the nationwide impact of COVID-19 mitigation policies on the transmission rate of SARS-CoV-2 in Brazil": ic_par.csv

	R0	beta0	beta1	beta2	delta	state	tcut0	tcut0_date	tcut1	tcut1_date	type	decrease
median	0.96	0.581111941312056	1.64	1.04	0.30216647184742385	TO	100.0	2020-04-09	127.0	2020-05-06	estado	182.21757004289867
lower	0.84	0.532221016851818	1.59	1.0	0.2770821704981014	TO	99.0	2020-04-08	127.0	2020-05-06	estado	198.74806699764187
upper	1.08	0.630002865772294	1.7	1.08	0.3272507731967463	TO	101.0	2020-04-10	128.0	2020-05-07	estado	169.84004238076622
median	0.83	0.5859334182172962	1.56	0.9	0.22251846551327664	TO	100.0	2020-04-09	127.0	2020-05-06	capital	166.24185470531853
lower	0.74	0.5461596756179845	1.51	0.85	0.19895353788617665	TO	99.0	2020-04-08	125.0	2020-05-04	capital	176.47592222758328
upper	0.93	0.6257071608166078	1.62	0.95	0.24608339314037664	TO	101.0	2020-04-10	128.0	2020-05-07	capital	158.907057717822
median	0.75	0.45104474370682196	1.78	1.06	0.3083674510470056	TO	100.0	2020-04-09	128.0	2020-05-07	interior	294.63934007332006
lower	0.65	0.4050129840284047	1.73	1.03	0.28761083588431796	TO	99.0	2020-04-08	127.0	2020-05-06	interior	327.1467997872064
upper	0.86	0.49707650338523923	1.82	1.1	0.3291240662096932	TO	101.0	2020-04-10	128.0	2020-05-07	interior	266.1408229126215
median	2.21	1.3849417178072199	0.94		0.28502632238934533	AL	119.0	2020-04-28		2019-12-31	estado	-32.12710773935648
lower	2.02	1.3255246428070393	0.9		0.2572684678392371	AL	119.0	2020-04-28		2019-12-31	estado	-32.102356234276684
upper	2.42	1.4443587928074004	0.98		0.31278417693945354	AL	120.0	2020-04-29		2019-12-31	estado	-32.14982282240455
median	2.16	1.397814521152426	0.81		0.26532988888426756	AL	120.0	2020-04-29		2019-12-31	capital	-42.05239767203185
lower	1.96	1.333943088195543	0.76		0.2389131494921573	AL	120.0	2020-04-29		2019-12-31	capital	-43.02605510493927
upper	2.36	1.461685954109309	0.85		0.2917466282763778	AL	121.0	2020-04-30		2019-12-31	capital	-41.84797373126878
median	1.98	1.0792302339870954	1.48		0.36847065901146303	AL	140.0	2020-05-19		2019-12-31	interior	37.134779344747
lower	1.8	1.0258246118552725	1.41		0.3407870701939082	AL	137.0	2020-05-16		2019-12-31	interior	37.450396851945335
upper	2.16	1.1326358561189183	1.55		0.39615424782901787	AL	143.0	2020-05-22		2019-12-31	interior	36.84892559478195
median	3.19	1.6204130851330203	0.81		0.41718155162568304	AM	97.0	2020-04-06		2019-12-31	estado	-50.012746290955384
lower	3.0	1.5756864892287359	0.78		0.394608130703204	AM	96.0	2020-04-05		2019-12-31	estado	-50.49776682531606
upper	3.38	1.6651396810373047	0.83		0.4397549725481621	AM	97.0	2020-04-06		2019-12-31	estado	-50.15433182860981
median	2.99	1.5994659025163234	0.77		0.38258778835691765	AM	97.0	2020-04-06		2019-12-31	capital	-51.8589299847771
lower	2.81	1.5533692450278582	0.74		0.35976720004620455	AM	96.0	2020-04-05		2019-12-31	capital	-52.361616378807035
upper	3.18	1.6455625600047885	0.79		0.40540837666763074	AM	97.0	2020-04-06		2019-12-31	capital	-51.99210171640627
median	2.54	1.5541492525416256	0.98		0.29857840701528016	AM	120.0	2020-04-29		2019-12-31	interior	-36.94299319081954
lower	2.34	1.495103373478144	0.94		0.2725591316270665	AM	119.0	2020-04-28		2019-12-31	interior	-37.128093169021184
upper	2.76	1.6131951316051072	1.02		0.3245976824034938	AM	120.0	2020-04-29		2019-12-31	interior	-36.77144320506882
median	4.11	1.7700779814477015	0.67		0.5437334600174171	CE	93.0	2020-04-02		2019-12-31	estado	-62.14856028817306
lower	3.97	1.740922369487595	0.66		0.5290345942983119	CE	93.0	2020-04-02		2019-12-31	estado	-62.08906200715557
upper	4.25	1.7992335934078079	0.69		0.5584323257365222	CE	94.0	2020-04-03		2019-12-31	estado	-61.65033809239204
median	4.06	1.7476660595595805	0.6		0.5430573345116574	CE	95.0	2020-04-04		2019-12-31	capital	-65.66849846868327
lower	3.89	1.7139449388205932	0.59		0.5251416143628646	CE	94.0	2020-04-03		2019-12-31	capital	-65.57649043230097
upper	4.22	1.781387180298568	0.62		0.5609730546604502	CE	95.0	2020-04-04		2019-12-31	capital	-65.19566285999177
median	2.41	1.3995513055752236	1.09		0.32861039441603374	CE	107.0	2020-04-16		2019-12-31	interior	-22.117896238751758
lower	2.23	1.345340592101936	1.04		0.3050569451643026	CE	105.0	2020-04-14		2019-12-31	interior	-22.69615544899877
upper	2.6	1.4537620190485112	1.13		0.3521638436677649	CE	108.0	2020-04-17		2019-12-31	interior	-22.270634038191055
median	2.64	1.5267521853714978	0.91		0.3310854205724648	BA	90.0	2020-03-30		2019-12-31	estado	-40.39635189527672
lower	2.45	1.4736031961904985	0.88		0.30855813528735676	BA	89.0	2020-03-29		2019-12-31	estado	-40.282431371284915
upper	2.83	1.5799011745524971	0.94		0.3536127058575729	BA	90.0	2020-03-30		2019-12-31	estado	-40.502607685809686
median	2.6	1.5250143156365397	0.89		0.3220574740606325	BA	92.0	2020-04-01		2019-12-31	capital	-41.6398921062905
lower	2.41	1.478367293435701	0.86		0.2968059882760038	BA	90.0	2020-03-30		2019-12-31	capital	-41.827717386700684
upper	2.79	1.5716613378373783	0.93		0.3473089598452612	BA	94.0	2020-04-03		2019-12-31	capital	-40.826946772153256
median	2.28	1.382674749648646	0.88	1.38	0.3022427545105309	BA	94.0	2020-04-03	131.0	2020-05-10	interior	-36.3552418800142
lower	2.11	1.3287495368078655	0.85	1.33	0.28058070302238164	BA	93.0	2020-04-02	131.0	2020-05-10	interior	-36.030081181288246
upper	2.45	1.4365999624894266	0.92	1.42	0.32390480599868016	BA	96.0	2020-04-05	131.0	2020-05-10	interior	-35.95990365990482
median	3.24	1.8178002867221768	0.66	0.93	0.3502011908714108	DF	83.0	2020-03-23	112.0	2020-04-21	estado	-63.692381125646115
lower	3.04	1.7736045311626327	0.63	0.89	0.32697475985626395	DF	82.0	2020-03-22	112.0	2020-04-21	estado	-64.47911645855898
upper	3.44	1.8619960422817208	0.69	0.96	0.3734276218865576	DF	83.0	2020-03-23	113.0	2020-04-22	estado	-62.94299320021848
median						DF		2019-12-31		2019-12-31	capital
lower						DF		2019-12-31		2019-12-31	capital
upper						DF		2019-12-31		2019-12-31	capital
median						DF		2019-12-31		2019-12-31	interior
lower						DF		2019-12-31		2019-12-31	interior
upper						DF		2019-12-31		2019-12-31	interior
median	2.12	1.3282875433580825	1.12		0.2850842609386238	PB	119.0	2020-04-28		2019-12-31	estado	-15.680907676925479
lower	1.94	1.2722905913113989	1.07		0.2586209491497834	PB	118.0	2020-04-27		2019-12-31	estado	-15.899716047014865
upper	2.31	1.3842844954047662	1.16		0.31154757272746425	PB	120.0	2020-04-29		2019-12-31	estado	-16.202196596819157
median	2.06	1.3643633494702758	0.86		0.25228302700210314	PB	120.0	2020-04-29		2019-12-31	capital	-36.96693770512808
lower	1.85	1.300111734625853	0.82		0.22264738597519687	PB	120.0	2020-04-29		2019-12-31	capital	-36.92849790053006
upper	2.27	1.4286149643146986	0.91		0.2819186680290094	PB	121.0	2020-04-30		2019-12-31	capital	-36.30194119963431
median	2.21	1.2546534776232252	1.19		0.343794895322123	PB	133.0	2020-05-12		2019-12-31	interior	-5.153094362413334
lower	2.04	1.2055978087083186	1.12		0.3190800792702315	PB	131.0	2020-05-10		2019-12-31	interior	-7.100030216546945
upper	2.39	1.3037091465381319	1.25		0.36850971137401445	PB	135.0	2020-05-14		2019-12-31	interior	-4.1197184725405265
median	3.73	1.7826934796404332	0.71		0.461622004313106	RJ	85.0	2020-03-25		2019-12-31	estado	-60.17262596690453
lower	3.55	1.7448114007960775	0.7		0.4415929789114636	RJ	84.0	2020-03-24		2019-12-31	estado	-59.88105077255788
upper	3.91	1.820575558484789	0.73		0.48165102971474844	RJ	85.0	2020-03-25		2019-12-31	estado	-59.90279026883359
median	3.78	1.7885838305211894	0.71		0.4681584881646662	RJ	83.0	2020-03-23		2019-12-31	capital	-60.30378963041908
lower	3.57	1.7492547202472513	0.68		0.44393050491862246	RJ	83.0	2020-03-23		2019-12-31	capital	-61.12630183991246
upper	3.98	1.8279129407951276	0.73		0.49238647141070996	RJ	84.0	2020-03-24		2019-12-31	capital	-60.063743534609706
median	2.11	1.424063559170943	0.11		0.24264636691818053	RJ	138.0	2020-05-17		2019-12-31	interior	-92.27562567052559
lower	1.89	1.3584963104539896	0.04		0.2111991882850937	RJ	134.0	2020-05-13		2019-12-31	interior	-97.05556800617055
upper	2.33	1.4896308078878964	0.19		0.27409354555126736	RJ	142.0	2020-05-21		2019-12-31	interior	-87.24516175458298
median	2.53	1.4358098367920848	1.03		0.34263612264709736	PA	111.0	2020-04-20		2019-12-31	estado	-28.263480747475118
lower	2.34	1.3869755377371125	0.99		0.3179094531841657	PA	110.0	2020-04-19		2019-12-31	estado	-28.621668294509984
upper	2.71	1.4846441358470572	1.07		0.36736279211002903	PA	112.0	2020-04-21		2019-12-31	estado	-27.92885687791329
median	2.55	1.464160571707473	0.92		0.3368874679946464	PA	108.0	2020-04-17		2019-12-31	capital	-37.16536165653501
lower	2.35	1.4069459832283546	0.88		0.3096759283039105	PA	107.0	2020-04-16		2019-12-31	capital	-37.45317798336743
upper	2.77	1.5213751601865915	0.96		0.36409900768538234	PA	109.0	2020-04-18		2019-12-31	capital	-36.89919323500331
median	2.54	1.4592658064323665	1.13		0.33499218837854006	PA	115.0	2020-04-24		2019-12-31	interior	-22.563799205119476
lower	2.34	1.4038481306413704	1.09		0.31023936614580405	PA	115.0	2020-04-24		2019-12-31	interior	-22.356273715874362
upper	2.74	1.5146834822233626	1.18		0.35974501061127606	PA	116.0	2020-04-25		2019-12-31	interior	-22.09593529943892
median	2.9	1.5426818726229896	0.77		0.3852567628724929	PE	105.0	2020-04-14		2019-12-31	estado	-50.086922413187814
lower	2.69	1.487247305562024	0.75		0.36126444715057954	PE	104.0	2020-04-13		2019-12-31	estado	-49.57126516920611
upper	3.11	1.5981164396839553	0.8		0.40924907859440623	PE	105.0	2020-04-14		2019-12-31	estado	-49.94106936549576
median	2.64	1.5446996868989054	0.82		0.3247431875602526	PE	106.0	2020-04-15		2019-12-31	capital	-46.91524786632097
lower	2.45	1.4896054869072501	0.79		0.3006154562454779	PE	106.0	2020-04-15		2019-12-31	capital	-46.96582370677121
upper	2.84	1.5997938868905606	0.85		0.3488709188750273	PE	107.0	2020-04-16		2019-12-31	capital	-46.868155518952356
median	2.65	1.5423846828498458	0.87		0.3281607868908051	PE	107.0	2020-04-16		2019-12-31	interior	-43.59383818617082
lower	2.47	1.4891615656399217	0.84		0.3062031381673747	PE	106.0	2020-04-15		2019-12-31	interior	-43.59242009855152
upper	2.84	1.5956078000597698	0.9		0.35011843561423545	PE	108.0	2020-04-17		2019-12-31	interior	-43.59516167028721
median	2.83	1.5870670369062916	0.54	1.05	0.35158963650368363	PR	94.0	2020-04-03	130.0	2020-05-09	estado	-65.9749722322609
lower	2.68	1.5468718090809974	0.52	1.01	0.3327932769986902	PR	93.0	2020-04-02	128.0	2020-05-07	estado	-66.38376903972838
upper	2.99	1.6272622647315858	0.56	1.1	0.37038599600867705	PR	94.0	2020-04-03	131.0	2020-05-10	estado	-65.5863709165301
median	2.11	1.4735725560599153	0.5	1.0	0.2248120566927962	PR	96.0	2020-04-05	120.0	2020-04-29	capital	-66.0688577604271
lower	1.94	1.4179486196376878	0.47	0.95	0.20248647452595972	PR	96.0	2020-04-05	119.0	2020-04-28	capital	-66.85352392246105
upper	2.28	1.5291964924821428	0.53	1.04	0.24713763885963266	PR	97.0	2020-04-06	122.0	2020-05-01	capital	-65.34127546030916
median	2.88	1.6690511377293418	0.61	1.13	0.3313695424874896	PR	93.0	2020-04-02	131.0	2020-05-10	interior	-63.452288176749725
lower	2.71	1.6206620727151018	0.59	1.07	0.3106262797125206	PR	93.0	2020-04-02	130.0	2020-05-09	interior	-63.595125107631446
upper	3.07	1.7174402027435818	0.63	1.18	0.35211280526245864	PR	94.0	2020-04-03	132.0	2020-05-11	interior	-63.31750013807844
median	2.67	1.5705495396691909	0.85		0.32060877448547953	ES	105.0	2020-04-14		2019-12-31	estado	-45.87881639320732
lower	2.53	1.532506286138583	0.83		0.30282108645810635	ES	105.0	2020-04-14		2019-12-31	estado	-45.8403526623483
upper	2.81	1.6085927931997988	0.87		0.3383964625128527	ES	106.0	2020-04-15		2019-12-31	estado	-45.9154607879721
median	2.13	1.4400805259410707	0.96		0.24245074718267146	ES	106.0	2020-04-15		2019-12-31	capital	-33.337061177696675
lower	1.92	1.378629409507068	0.91		0.21224854046819508	ES	105.0	2020-04-14		2019-12-31	capital	-33.99241349962405
upper	2.35	1.5015316423750735	1.0		0.27265295389714783	ES	106.0	2020-04-15		2019-12-31	capital	-33.40133688969533
median	2.58	1.4990528888747705	0.85		0.3299860611877997	ES	106.0	2020-04-15		2019-12-31	interior	-43.29753097383823
lower	2.41	1.4523733231659575	0.82		0.3077260757555705	ES	105.0	2020-04-14		2019-12-31	interior	-43.54068703131217
upper	2.76	1.5457324545835835	0.88		0.35224604662002895	ES	106.0	2020-04-15		2019-12-31	interior	-43.06906105319049
median	3.11	1.674465445434572	0.82		0.37792044789589585	RN	88.0	2020-03-28		2019-12-31	estado	-51.02914770587061
lower	2.89	1.6179190981525757	0.79		0.3526994541594994	RN	88.0	2020-03-28		2019-12-31	estado	-51.171847782620084
upper	3.34	1.7310117927165682	0.85		0.4031414416322923	RN	89.0	2020-03-29		2019-12-31	estado	-50.89577069454565
median	2.59	1.612847154608656	0.92		0.2880080484610494	RN	92.0	2020-04-01		2019-12-31	capital	-42.95801698436636
lower	2.39	1.552605495777831	0.88		0.26306484428088917	RN	91.0	2020-03-31		2019-12-31	capital	-43.32108173047952
upper	2.8	1.673088813439481	0.96		0.3129512526412096	RN	93.0	2020-04-02		2019-12-31	capital	-42.621097440340684
median	3.46	1.7980201128129394	0.81		0.4007600612844998	RN	88.0	2020-03-28		2019-12-31	interior	-54.95044831657731
lower	3.22	1.747582307867244	0.78		0.37186408766901974	RN	87.0	2020-03-27		2019-12-31	interior	-55.36690910129921
upper	3.7	1.8484579177586349	0.85		0.4296560348999799	RN	89.0	2020-03-29		2019-12-31	interior	-54.015723493955676
median	2.09	1.3677517773503358	0.95		0.25933920283160355	GO	95.0	2020-04-04		2019-12-31	estado	-30.542952622560033
lower	1.9	1.303645610465374	0.91		0.2340546472762528	GO	94.0	2020-04-03		2019-12-31	estado	-30.195753148346107
upper	2.29	1.4318579442352977	0.99		0.2846237583869543	GO	96.0	2020-04-05		2019-12-31	estado	-30.859062940861616
median	2.02	1.3267253836527235	0.89		0.25819627654260313	GO	96.0	2020-04-05		2019-12-31	capital	-32.91754186916487
lower	1.81	1.2573264741826302	0.84		0.22867542598007393	GO	95.0	2020-04-04		2019-12-31	capital	-33.191576153992
upper	2.24	1.3961242931228168	0.94		0.28771712710513236	GO	98.0	2020-04-07		2019-12-31	capital	-32.67075111934118
median	1.49	1.114065909906727	1.47		0.19183445618513423	GO	132.0	2020-05-11		2019-12-31	interior	31.949105248456345
lower	1.37	1.0730147205803195	1.41		0.16879317511565248	GO	131.0	2020-05-10		2019-12-31	interior	31.405466575279444
upper	1.62	1.1551170992331343	1.53		0.21487573725461598	GO	133.0	2020-05-12		2019-12-31	interior	32.454103658905666
median	2.05	1.3704133938252514	0.91		0.24847209196789252	RO	123.0	2020-05-02		2019-12-31	estado	-33.596679359656136
lower	1.85	1.3054292044039468	0.87		0.21942502655062607	RO	122.0	2020-05-01		2019-12-31	estado	-33.355252275266956
upper	2.26	1.435397583246556	0.95		0.277519157385159	RO	124.0	2020-05-03		2019-12-31	estado	-33.81624637744566
median	2.02	1.3771341012773721	0.86		0.2382808400754135	RO	126.0	2020-05-05		2019-12-31	capital	-37.55147017256345
lower	1.83	1.3162415752098562	0.82		0.21215480301554124	RO	126.0	2020-05-05		2019-12-31	capital	-37.70140562006922
upper	2.22	1.438026627344888	0.9		0.26440687713528577	RO	127.0	2020-05-06		2019-12-31	capital	-37.41423260974505
median	1.92	1.0916916241939871	1.3		0.34176652006533803	RO	123.0	2020-05-02		2019-12-31	interior	19.08124704719707
lower	1.7	1.0179517939311067	1.21		0.3112772177058825	RO	120.0	2020-04-29		2019-12-31	interior	18.86613955728151
upper	2.15	1.1654314544568676	1.4		0.37225582242479355	RO	126.0	2020-05-05		2019-12-31	interior	20.12718505632316
median	3.0	1.6021390790820593	0.72		0.38296362697370145	SP	92.0	2020-04-01		2019-12-31	estado	-55.060081275058735
lower	2.79	1.5488492452318097	0.69		0.3583816152639078	SP	91.0	2020-03-31		2019-12-31	estado	-55.450796639880174
upper	3.21	1.655428912932309	0.74		0.4075456386834951	SP	92.0	2020-04-01		2019-12-31	estado	-55.298593964435675
median	2.99	1.5905543599870455	0.69		0.38669622849441243	SP	91.0	2020-03-31		2019-12-31	capital	-56.61889858290541
lower	2.77	1.5331468183017765	0.66		0.3598609913949015	SP	91.0	2020-03-31		2019-12-31	capital	-56.951285283227904
upper	3.23	1.6479619016723146	0.71		0.41353146559392334	SP	92.0	2020-04-01		2019-12-31	capital	-56.91647972689733
median	3.22	1.6097247388468614	0.71		0.42914585800430305	SP	95.0	2020-04-04		2019-12-31	interior	-55.89308017291118
lower	3.01	1.5579627015016868	0.68		0.405089266087805	SP	94.0	2020-04-03		2019-12-31	interior	-56.35325548265292
upper	3.44	1.661486776192036	0.73		0.4532024499208011	SP	96.0	2020-04-05		2019-12-31	interior	-56.06344808394515
median	2.13	1.3099367051070228	0.92		0.29453843616818454	PI	120.0	2020-04-29		2019-12-31	estado	-29.767598967704675
lower	1.93	1.2472895757764526	0.87		0.26556276949735286	PI	120.0	2020-04-29		2019-12-31	estado	-30.24875563010982
upper	2.34	1.372583834437593	0.96		0.3235141028390162	PI	121.0	2020-04-30		2019-12-31	estado	-30.05891691902713
median	2.12	0.8610154767234041	1.88		0.5954013586598281	PI	130.0	2020-05-09		2019-12-31	capital	118.34683008885548
lower	2.04	0.8433844758629981	1.85		0.578985811280869	PI	130.0	2020-05-09		2019-12-31	capital	119.3542865615325
upper	2.21	0.87864647758381	1.91		0.6118169060387872	PI	131.0	2020-05-10		2019-12-31	capital	117.3798050442664
median	2.46	1.4990076985063707	1.05		0.3007863535120806	PI	117.0	2020-04-26		2019-12-31	interior	-29.95366194274835
lower	2.27	1.442997527091524	1.01		0.2770336670684279	PI	117.0	2020-04-26		2019-12-31	interior	-30.006810057690462
upper	2.66	1.5550178699212174	1.09		0.3245390399557333	PI	118.0	2020-04-27		2019-12-31	interior	-29.904342510531837
median	1.14	0.7001638303089766	1.58	0.92	0.29750595432566285	SE	96.0	2020-04-05	128.0	2020-05-07	estado	125.6614711592227
lower	1.03	0.655184913151238	1.52	0.88	0.2735096511010307	SE	94.0	2020-04-03	127.0	2020-05-06	estado	131.99557399593763
upper	1.27	0.7451427474667152	1.63	0.95	0.321502257550295	SE	97.0	2020-04-06	128.0	2020-05-07	estado	118.7500321973959
median	1.03	0.6463702177039301	1.68	0.8	0.28131467228915485	SE	97.0	2020-04-06	128.0	2020-05-07	capital	159.91296535409433
lower	0.92	0.6024065248921179	1.63	0.77	0.2601837616493274	SE	96.0	2020-04-05	128.0	2020-05-07	capital	170.58139854841525
upper	1.14	0.6903339105157423	1.73	0.83	0.3024455829289823	SE	98.0	2020-04-07	128.0	2020-05-07	capital	150.60336362551456
median	0.74	0.45419252878545746	1.54	0.94	0.29579738513719567	SE	93.0	2020-04-02	135.0	2020-05-14	interior	239.06326115008267
lower	0.6	0.388849581313967	1.48	0.87	0.26975765704843047	SE	92.0	2020-04-01	134.0	2020-05-13	interior	280.60989933405904
upper	0.88	0.519535476256948	1.6	1.01	0.32183711322596087	SE	94.0	2020-04-03	137.0	2020-05-16	interior	207.96741957399732
median	3.58	1.814574017571751	0.78		0.4184621725032338	RS	80.0	2020-03-20		2019-12-31	estado	-57.01470469395401
lower	3.36	1.766327993328627	0.75		0.39300352430417773	RS	80.0	2020-03-20		2019-12-31	estado	-57.53902996313654
upper	3.81	1.862820041814875	0.81		0.4439208207022899	RS	81.0	2020-03-21		2019-12-31	estado	-56.5175389024241
median	3.51	1.7213702276705884	0.42		0.4428747162879654	RS	85.0	2020-03-25		2019-12-31	capital	-75.60083279885949
lower	3.3	1.6723906016514154	0.41		0.4191350487392732	RS	84.0	2020-03-24		2019-12-31	capital	-75.48419612050306
upper	3.73	1.7703498536897615	0.44		0.46661438383665754	RS	85.0	2020-03-25		2019-12-31	capital	-75.14615548542835
median	1.74	1.0051561400454916	1.65		0.33145950827531234	RS	138.0	2020-05-17		2019-12-31	interior	64.15360104404515
lower	1.57	0.9507633875537724	1.59		0.30273918951179263	RS	136.0	2020-05-15		2019-12-31	interior	67.23403749180174
upper	1.92	1.0595488925372107	1.72		0.36017982703883206	RS	140.0	2020-05-19		2019-12-31	interior	62.33323559814816
median	1.86	1.3884631824398763	0.88		0.1920713801528645	RR	126.0	2020-05-05		2019-12-31	estado	-36.62057365801948
lower	1.68	1.3288819606532336	0.84		0.16711457318574197	RR	125.0	2020-05-04		2019-12-31	estado	-36.78896810465511
upper	2.04	1.448044404226519	0.92		0.21702818711998706	RR	127.0	2020-05-06		2019-12-31	estado	-36.46603672410011
median	1.9	1.4015418472767316	0.93		0.19940303992252031	RR	126.0	2020-05-05		2019-12-31	capital	-33.644507168513144
lower	1.72	1.3451361535626305	0.89		0.17172103319793555	RR	124.0	2020-05-03		2019-12-31	capital	-33.835694056485636
upper	2.09	1.4579475409908327	0.98		0.22708504664710508	RR	128.0	2020-05-07		2019-12-31	capital	-32.78221798474421
median	1.99	1.270510960899034	0.5		0.2735472514252768	RR	134.0	2020-05-13		2019-12-31	interior	-60.64575470909814
lower	1.8	1.2079072479712933	0.43		0.24608553617082768	RR	133.0	2020-05-12		2019-12-31	interior	-64.40124018444344
upper	2.19	1.3331146738267745	0.56		0.30100896667972593	RR	136.0	2020-05-15		2019-12-31	interior	-57.9931110958001
median	3.99	1.7980528386272514	0.64		0.507494604284638	SC	84.0	2020-03-24		2019-12-31	estado	-64.40594034552305
lower	3.79	1.7612887743048997	0.61		0.4818690351663958	SC	83.0	2020-03-23		2019-12-31	estado	-65.36626992125473
upper	4.21	1.834816902949603	0.66		0.5331201734028802	SC	84.0	2020-03-24		2019-12-31	estado	-64.02910835740603
median	1.43	0.7895530434692154	1.86		0.36172035273759584	SC	138.0	2020-05-17		2019-12-31	capital	135.57631946136897
lower	1.25	0.7261445712008077	1.76		0.33020697184825587	SC	134.0	2020-05-13		2019-12-31	capital	142.37597715418167
upper	1.62	0.8529615157376231	1.95		0.3932337336269358	SC	141.0	2020-05-20		2019-12-31	capital	128.61523808769743
median	3.78	1.7852870916656598	0.68		0.47101619615732215	SC	84.0	2020-03-24		2019-12-31	interior	-61.91088799249844
lower	3.57	1.7422749341419765	0.65		0.4457332623475418	SC	83.0	2020-03-23		2019-12-31	interior	-62.69245529150038
upper	4.0	1.828299249189343	0.71		0.4962991299671025	SC	85.0	2020-03-25		2019-12-31	interior	-61.166094646989016
median	2.68	1.674768462796044	0.67	1.11	0.2857838211492294	MT	95.0	2020-04-04	117.0	2020-04-26	estado	-59.99446998891848
lower	2.5	1.6238761595536533	0.63	1.06	0.26370226324190316	MT	94.0	2020-04-03	116.0	2020-04-25	estado	-61.20393810244958
upper	2.87	1.7256607660384347	0.71	1.15	0.30786537905655564	MT	95.0	2020-04-04	119.0	2020-04-28	estado	-58.85633990335581
median	2.32	1.5113359979281449	0.61	1.31	0.26227558958865077	MT	95.0	2020-04-04	123.0	2020-05-02	capital	-59.6383596476075
lower	2.11	1.4447518760468367	0.57	1.25	0.23666403024296107	MT	95.0	2020-04-04	123.0	2020-05-02	capital	-60.546858637093656
upper	2.53	1.577920119809453	0.64	1.38	0.2878871489343405	MT	96.0	2020-04-05	124.0	2020-05-03	capital	-59.440278885772415
median	2.42	1.5643972360384546	0.65	1.1	0.2672781841393489	MT	97.0	2020-04-06	110.0	2020-04-19	interior	-58.45045075341578
lower	2.22	1.5007331562282231	0.6	1.05	0.24158743582900338	MT	96.0	2020-04-05	108.0	2020-04-17	interior	-60.01954128154444
upper	2.64	1.628061315848686	0.7	1.15	0.2929689324496944	MT	97.0	2020-04-06	111.0	2020-04-20	interior	-57.004076370729344
median	1.81	1.0753148282987097	1.57		0.3151070077369692	AC	138.0	2020-05-17		2019-12-31	estado	46.00375245303254
lower	1.64	1.0241808125615075	1.5		0.2860207717214931	AC	138.0	2020-05-17		2019-12-31	estado	46.45851412197951
upper	1.99	1.126448844035912	1.63		0.3441932437524453	AC	139.0	2020-05-18		2019-12-31	estado	44.7025320883577
median	2.01	1.4098518265479747	0.95		0.22235087124595931	AC	126.0	2020-05-05		2019-12-31	capital	-32.61703236388486
lower	1.84	1.3538540697512118	0.91		0.19974043171181122	AC	125.0	2020-05-04		2019-12-31	capital	-32.78448391655503
upper	2.18	1.4658495833447376	0.98		0.2449613107801074	AC	126.0	2020-05-05		2019-12-31	capital	-33.14457287194083
median	1.96	0.8337785449602213	1.91		0.5549104955293618	AC	139.0	2020-05-18		2019-12-31	interior	129.07761437914237
lower	1.84	0.8073344302180374	1.87		0.5302339978995386	AC	138.0	2020-05-17		2019-12-31	interior	131.6264400485147
upper	2.08	0.8602226597024052	1.95		0.5795869931591849	AC	140.0	2020-05-19		2019-12-31	interior	126.68549566859866
median	2.88	1.5548882665812591	0.86		0.37558134935923626	MA	106.0	2020-04-15		2019-12-31	estado	-44.69055954156202
lower	2.72	1.5135776349646644	0.84		0.35676612321057777	MA	106.0	2020-04-15		2019-12-31	estado	-44.50235121110187
upper	3.04	1.5961988981978539	0.89		0.39439657550789475	MA	107.0	2020-04-16		2019-12-31	estado	-44.242537630815875
median	2.88	1.5225531626125894	0.65		0.3903545771450059	MA	108.0	2020-04-17		2019-12-31	capital	-57.30855145414773
lower	2.69	1.4737062596384973	0.63		0.36544166979342496	MA	107.0	2020-04-16		2019-12-31	capital	-57.25063961155053
upper	3.08	1.5714000655866815	0.68		0.4152674844965868	MA	108.0	2020-04-17		2019-12-31	capital	-56.72648774224644
median	2.58	1.5462917424456315	1.02		0.3107946343366454	MA	129.0	2020-05-08		2019-12-31	interior	-34.03573387860449
lower	2.41	1.4971522773347925	0.98		0.2893968464520375	MA	128.0	2020-05-07		2019-12-31	interior	-34.54239659945741
upper	2.76	1.5954312075564705	1.05		0.3321924222212533	MA	129.0	2020-05-08		2019-12-31	interior	-34.18707149347051
median	3.39	1.771818524581209	0.84		0.3981194339976053	AP	100.0	2020-04-09		2019-12-31	estado	-52.59108151617591
lower	3.16	1.7135871188335734	0.81		0.37333288566845285	AP	100.0	2020-04-09		2019-12-31	estado	-52.730737112953946
upper	3.63	1.8300499303288447	0.87		0.42290598232675775	AP	101.0	2020-04-10		2019-12-31	estado	-52.46031348206613
median	3.1	1.7631721886330303	0.8		0.34265447247290465	AP	101.0	2020-04-10		2019-12-31	capital	-54.627233508019884
lower	2.86	1.701099922179936	0.77		0.3152835428116191	AP	99.0	2020-04-08		2019-12-31	capital	-54.73516928898241
upper	3.35	1.8252444550861244	0.83		0.3700254021341902	AP	103.0	2020-04-12		2019-12-31	capital	-54.52663901061755
median	2.12	1.1179712769471455	1.82		0.3926258322025561	AP	139.0	2020-05-18		2019-12-31	interior	62.79488011265288
lower	1.93	1.059724726187252	1.75		0.3663914803107248	AP	136.0	2020-05-15		2019-12-31	interior	65.13722448434946
upper	2.32	1.176217827707039	1.89		0.41886018409438736	AP	141.0	2020-05-20		2019-12-31	interior	60.684522499070894
median	1.37	1.179519670326842	1.58		0.1296828392724642	MS	127.0	2020-05-06		2019-12-31	estado	33.9528317965385
lower	1.28	1.1412930520607905	1.53		0.11339709165727534	MS	126.0	2020-05-05		2019-12-31	estado	34.05846966625582
upper	1.47	1.2177462885928936	1.63		0.14596858688765307	MS	127.0	2020-05-06		2019-12-31	estado	33.8538261433312
median	1.27	1.0907497186004214	1.63		0.12961839169707612	MS	134.0	2020-05-13		2019-12-31	capital	49.43849832860917
lower	1.11	1.0199491910274958	1.54		0.10169678933839206	MS	130.0	2020-05-09		2019-12-31	capital	50.98791327522948
upper	1.44	1.161550246173347	1.72		0.15753999405576016	MS	138.0	2020-05-17		2019-12-31	capital	48.07796784223758
median	1.33	1.0415564230805234	1.54		0.16874757305945298	MS	124.0	2020-05-03		2019-12-31	interior	47.855648131406284
lower	1.23	1.0069099761353921	1.48		0.15014360708112068	MS	123.0	2020-05-02		2019-12-31	interior	46.98434170653154
upper	1.43	1.0762028700256547	1.6		0.1873515390377853	MS	124.0	2020-05-03		2019-12-31	interior	48.67085421932196
median	3.73	1.7866478094361313	0.67		0.4600405895392683	MG	82.0	2020-03-22		2019-12-31	estado	-62.49960420506978
lower	3.51	1.7409483965410228	0.64		0.43477542480424547	MG	82.0	2020-03-22		2019-12-31	estado	-63.23842790104668
upper	3.96	1.8323472223312398	0.69		0.4853057542742911	MG	83.0	2020-03-23		2019-12-31	estado	-62.343381669652445
median	4.14	1.8734444783736945	0.53		0.5038948918728927	MG	85.0	2020-03-25		2019-12-31	capital	-71.70986350980179
lower	3.94	1.8356915719919713	0.51		0.48051353599463276	MG	85.0	2020-03-25		2019-12-31	capital	-72.21755507399418
upper	4.35	1.9111973847554178	0.55		0.5272762477511527	MG	85.0	2020-03-25		2019-12-31	capital	-71.22222935281039
median	2.95	1.6902040799684688	0.86		0.337444773869331	MG	83.0	2020-03-23		2019-12-31	interior	-49.11857034352659
lower	2.74	1.6293186515742704	0.83		0.3140249179017289	MG	82.0	2020-03-22		2019-12-31	interior	-49.05846077450581
upper	3.17	1.7510895083626672	0.89		0.3608646298369332	MG	84.0	2020-03-24		2019-12-31	interior	-49.17449988994665
