## Supplementary material for "Assessing the nationwide impact of COVID-19 mitigation policies on the transmission rate of SARS-CoV-2 in Brazil": seiir_fits_boots_AC.csv

	state	type	beta0	beta1	beta2	tcut0	tcut1	delta	e0	ia0	is0
0	AC	estado	1.2573867740327445	1.7922312449073663		136.56810334034222		0.20835047113788857	3.4114148063315768e-06	1.066966812075815e-05	9.071394128318722e-06
1	AC	estado	1.146743179798894	1.6078876070589203		139.3644813462604		0.26811265541933177	1.6853812905064906e-07	5.758713121539023e-06	1.0959006931965708e-05
2	AC	estado	0.7606997251003212	1.2883141127061972		139.63470417501506		0.5395874887995065	9.113368979131331e-06	8.162897184886465e-06	1.0683941672235545e-05
3	AC	estado	0.7617512440674501	1.0497385356747215		140.03491472465313		0.5483159332812474	6.526440012410549e-06	7.815892472738716e-06	1.0581815624876499e-05
4	AC	estado	0.8584230492944102	1.242961467256115		138.29173748896125		0.4436465033144024	8.719013590272525e-06	9.30806783983091e-06	1.022631784159206e-05
5	AC	estado	0.7120275954121482	1.3163664479499106		139.62863381288264		0.5876717273991033	9.908091607372181e-06	9.660059160792788e-06	1.0814927750466972e-05
6	AC	estado	1.3169174132640955	1.9647421613426541		138.25741564213484		0.18983519344032468	6.418373612020894e-06	9.107178158305743e-06	8.66642935750721e-06
7	AC	estado	1.0044291356996262	1.2858712445954474		135.2830382405158		0.3326530251918431	1.0871056819940349e-05	4.3066203812264844e-06	1.0556940881691237e-05
8	AC	estado	0.7848392112744923	1.3413569722461753		139.92883258399013		0.5239271336344209	9.70131459449734e-06	4.499381820813076e-06	1.0268502881438449e-05
9	AC	estado	0.9619897094425601	1.5331119395180735		139.52974532196282		0.36604163314913146	5.658814282707178e-06	9.707363234931191e-06	1.0708848154631207e-05
10	AC	estado	0.9989827118278318	1.6307440154373758		138.91614824251832		0.33623983447343325	9.005009700676935e-06	4.87431999237354e-06	1.0809909388108376e-05
11	AC	estado	1.006809432384408	1.397886174502102		137.34166482993598		0.3297416281453953	8.953325827371137e-06	6.422397410329097e-06	1.0840328162322406e-05
12	AC	estado	1.456154770006535	1.8726952990313566		138.41079297294894		0.1420896991807094	1.9819235225751286e-06	5.357173726602865e-06	1.0500425992716536e-05
13	AC	estado	1.1067817683296988	1.4927970752019981		136.4023448117256		0.2770991313364056	5.625831961025072e-06	4.122469173689771e-06	1.1146570274712035e-05
14	AC	estado	0.9489816173809996	1.4557294373946716		139.5470398558381		0.37840309740241457	6.749674892098916e-06	5.703624017790865e-06	1.0990859057246169e-05
15	AC	estado	1.2035606597963384	1.9238338710640357		137.61815038050196		0.22419779152513447	9.330151807807909e-06	6.7613952761733914e-06	1.1043108618757928e-05
16	AC	estado	1.1117147193639785	1.7349481985480313		138.52378368481618		0.27621894497903743	9.835404846354057e-06	9.094032867028578e-06	8.599815701827236e-06
17	AC	estado	0.7787325779013161	1.5806883753215935		139.94763081899762		0.5163217430177582	1.0355562250710938e-05	9.4378854040233e-06	1.0427120812063358e-05
18	AC	estado	0.7299824112086748	1.5016745056392955		140.28427566575309		0.5792866806191284	6.116191317919613e-06	1.1108456766146148e-05	9.44697943602839e-06
19	AC	estado	1.218828134075507	1.7240476715316349		137.1664487248869		0.2181435626669584	1.0442218518129741e-05	8.842072113999442e-06	1.043361068352713e-05
20	AC	estado	0.8016614505843376	1.0949915940734591		138.6596488849489		0.4965472644560217	7.651608527944062e-06	9.009127182066232e-06	1.0726804245997961e-05
21	AC	estado	1.1061667152463226	1.4961005212923464		137.6117286120724		0.27207208706906716	1.0305479585240824e-05	8.213224006574235e-06	1.055681733336431e-05
22	AC	estado	0.9947975523330227	1.484650381617238		137.80325363237384		0.3422180011214943	7.585748204745238e-06	4.684493734999567e-06	1.0967016481379307e-05
23	AC	estado	0.7516684407066938	1.3120932564056669		140.17198796718228		0.554945228126139	5.455816271471532e-06	1.059293861724146e-05	1.1021646349896826e-05
24	AC	estado	0.956060099647765	1.2655207527037753		136.20683482920487		0.3641983266487573	6.974258754173089e-06	9.209583397904661e-06	1.0587000374336767e-05
25	AC	estado	1.2832973481584806	1.7853519598563796		138.0907494358436		0.1974132627537905	4.544257156192e-06	9.683516774754945e-06	1.1039030513200072e-05
26	AC	estado	0.786082160861985	1.6635669380366487		140.79228989965057		0.5294519831570321	6.986466167870428e-06	3.492440044098092e-06	1.0725048135797784e-05
27	AC	estado	1.5366429920709668	1.9156200459985055		135.98521647682585		0.12720442001647897	1.0515042985374788e-05	9.01306888615303e-06	5.980357985607073e-06
28	AC	estado	1.425265383585217	1.9009382318177304		137.62567324743995		0.16255680695594873	5.781085715990474e-06	4.4382695568744264e-06	7.384349282830069e-06
29	AC	estado	1.232392017785582	1.8726151265033293		139.63371315759167		0.22153531432198723	6.896405476312128e-06	6.9304928376565015e-06	1.0326197742510016e-05
30	AC	estado	1.242882277119822	1.8808782941108642		140.2226752636317		0.2246020324717973	1.0654183858138314e-05	3.212942842216807e-06	8.198267151382437e-06
31	AC	estado	0.9209558561238423	1.5621245270814001		139.86090116371867		0.40281982692912643	8.558676204876581e-06	6.075577135018541e-06	9.712160391051741e-06
32	AC	estado	1.168230499146917	1.829533775417076		139.27028057706315		0.24689927413346474	2.111236984605941e-06	8.899137014556719e-06	1.1038092773244904e-05
33	AC	estado	0.7985040003505315	1.5791666528871209		140.2962936789383		0.5086213146998052	1.0758272962660302e-05	1.047013391692186e-05	7.952152002771982e-06
34	AC	estado	1.4140698012406716	1.9427137966489667		136.98477251704605		0.15302556553885135	6.532238895626987e-06	6.738239772106943e-06	9.390948870203975e-06
35	AC	estado	0.6737662408344665	0.9984948744555614		139.48904028319467		0.6553892547766461	9.289315354591308e-06	7.853438723169399e-06	1.103718005800168e-05
36	AC	estado	1.1562555781987567	1.9970005413383773		140.8417389084941		0.27321078451462877	7.747793255731042e-06	6.731333161173258e-06	6.401908423189058e-06
37	AC	estado	1.3228297947281673	1.659491804356014		136.07934552469965		0.18329401816130408	5.695291189940338e-06	1.0242456812251056e-05	9.464208637709104e-06
38	AC	estado	0.9534528634244315	1.299817742068212		138.41768975425424		0.37390271291845295	2.191041464858807e-06	1.0050209786823769e-05	1.0985611208620802e-05
39	AC	estado	0.8454415172914149	1.1889875928517974		139.45911128618513		0.45342509646981455	1.0671668948232594e-05	9.839457004012002e-06	1.0367058979422289e-05
40	AC	estado	1.4515650474519044	1.8664614859587483		136.39759488013317		0.14133561724572188	1.0343798936199e-05	8.164626759033597e-06	8.530924971684561e-06
41	AC	estado	1.343523610027557	1.7953077059637503		136.80098431706114		0.1791325930626604	4.93254653881567e-06	5.351988983660922e-06	1.0357750459011334e-05
42	AC	estado	1.2550305259258205	1.922849466480666		139.4662816972896		0.22518222451653547	9.776548094452839e-06	1.679967443274087e-07	7.85819033408918e-06
43	AC	estado	0.8634306276362783	1.2722046290538855		138.3584486949082		0.43348116219674626	8.851174345383037e-06	9.996133187990727e-06	1.0906725186137073e-05
44	AC	estado	1.1379492909175002	1.736322956008014		138.62843317689428		0.2640752415744221	9.458247412188212e-06	4.061353419784129e-06	9.74877141107729e-06
45	AC	estado	0.9888381267854665	1.7024384295625		139.62701715506495		0.34335489429071214	4.55392343366886e-06	1.0666968606088956e-05	1.1164270384832767e-05
46	AC	estado	1.6347402371274555	1.9798687059981745		136.52050218673912		0.11027229094618152	4.216808524478961e-06	7.683148688772003e-06	6.182682337233271e-06
47	AC	estado	0.896055471835893	1.3627347557430969		138.44438692590168		0.40621015287072576	9.231657081431578e-06	1.0129122350606955e-05	1.033122724760854e-05
48	AC	estado	1.035310860355453	1.2277734909664275		136.35560777317792		0.31542126560363853	5.797504706495202e-06	1.106895190733873e-05	1.1101424146168936e-05
49	AC	estado	1.1082268287303834	1.7337789048632817		138.676379431574		0.2752079618791327	9.997664339964507e-06	4.2118594534384484e-06	1.077018705979915e-05
50	AC	estado	1.3175574598260473	1.9788773132797022		140.0980383359433		0.1927410717608603	8.434924933824585e-06	7.844942936403507e-06	8.624647195085414e-06
51	AC	estado	1.3508791131672302	1.7516397139863409		136.87017832390256		0.17385019486616266	8.720441813439926e-06	2.0852127654794067e-06	9.975150521963026e-06
52	AC	estado	0.8920777354541446	1.8662673098061338		140.61828600476795		0.41610586884374595	9.989483555359349e-06	6.9517317835798835e-06	1.0461671115881357e-05
53	AC	estado	1.0734063567349332	1.7339735335450426		139.1743058265222		0.2950701719740246	8.824461336105733e-06	8.163847200744679e-06	9.82456746166949e-06
54	AC	estado	0.8963755085929034	1.521143485948723		139.22484466959142		0.40837164289101624	1.0852770880859188e-05	4.8724319877926935e-06	1.1160858249249254e-05
55	AC	estado	1.0941727969650112	1.4556272279834463		136.81111972357982		0.2806102123625622	9.875953479151322e-06	4.86293463040689e-06	1.064538726036528e-05
56	AC	estado	1.2408646226631812	1.6848393173946383		136.93904984518693		0.21072654704058097	1.0238173184698008e-05	8.476018415437213e-06	1.002975737742759e-05
57	AC	estado	0.9399112577566647	1.385309826988283		137.5042438581685		0.376266776060594	9.28748055075159e-06	5.817174265975654e-06	1.091752289416591e-05
58	AC	estado	1.0242096132831686	1.6851747532465542		138.19918564092927		0.3167594334167186	9.283065118089949e-06	1.0882810518293702e-05	1.0114984208427536e-05
59	AC	estado	0.9385567927644015	1.236029943597389		136.64415315866012		0.37522468878780585	1.10487962148342e-05	7.4836122894531506e-06	1.0602599114243934e-05
60	AC	estado	1.0865559721417948	1.8450794692557855		140.09469434534157		0.3025212542834765	3.91212649690539e-06	6.49942302868678e-06	8.770983770919766e-06
61	AC	estado	0.764203865482621	1.5235156826785483		140.20399298460103		0.5339122194296373	9.97340442219394e-06	9.729210938404413e-06	9.869437956271687e-06
62	AC	estado	0.8458142484945742	1.1624848520894064		138.2706369697803		0.4551408956627499	9.016458838567115e-06	6.877088618100785e-06	1.0863653301297096e-05
63	AC	estado	1.324529239483149	1.1401366878307366		125.87442666586503		0.23382392175438313	1.1171162670324393e-05	2.714357539790824e-06	3.3427791678042556e-06
64	AC	estado	1.1652965903141788	1.689010986640294		137.082779786186		0.24181868758917674	7.693521600647572e-06	8.837116525499826e-06	1.053822848041508e-05
65	AC	estado	0.8548033095149244	1.6427776062789383		140.20636254563806		0.4589654030364398	5.277607831004148e-06	9.476956739030553e-06	9.74524415418701e-06
66	AC	estado	0.7174841775611824	1.4280412421425515		140.1832727291643		0.5876963082669964	7.564007447947275e-06	1.0969036671290532e-05	1.1085226044134546e-05
67	AC	estado	0.9354812742407709	1.1026321755344672		137.00436789741968		0.3868662902228951	1.0988486385860082e-05	5.358707763368094e-06	1.0459623112034826e-05
68	AC	estado	1.504578900424403	1.1874399734429326		126.34157958224759		0.192028279976167	4.641203050914022e-06	6.264406177022984e-06	2.4163732540437823e-06
69	AC	estado	0.7934823514327463	1.0824697110777317		137.09014760005832		0.5007187524650831	8.764370037744296e-06	1.085500017024377e-05	1.0585574516369563e-05
70	AC	estado	1.2380711176818857	1.6407794156389872		139.11402724969506		0.22005523880661024	4.096981006227714e-06	7.410895985268178e-06	1.1021800307036343e-05
71	AC	estado	1.1914033204086685	1.5849289123086845		136.57360399403993		0.2329334741550835	9.173712119980161e-06	8.345297545067704e-06	1.0319154587137923e-05
72	AC	estado	0.7764205111449054	1.4356025828432342		140.29078306935511		0.5287682383279906	8.545345007544181e-06	7.681492632031527e-06	1.0515675084296134e-05
73	AC	estado	1.0985773984569511	1.570971736454891		137.58337041659595		0.2813060758161559	6.106412507949726e-06	1.0732675843270401e-05	1.0105368573790858e-05
74	AC	estado	1.2251157003047974	1.9160721704246695		136.6851431282102		0.21630872391125852	7.469251746530499e-06	5.975720528426821e-06	1.0168458759556324e-05
75	AC	estado	1.2195440572395386	1.7598934253270744		138.7687563925148		0.22568498354339145	5.4218802320911424e-06	5.88617319661472e-06	1.0709519716704504e-05
76	AC	estado	1.1186646507320417	1.8945001374451007		138.79055911560567		0.2773179456590167	3.809069884329755e-06	8.37829060885543e-06	9.28664806826724e-06
77	AC	estado	1.1999078990301264	1.5471991141386972		136.61152742166666		0.23083467666867247	1.0288005404114392e-05	6.665661945150054e-06	1.010678559526299e-05
78	AC	estado	1.4870331892368593	1.9694439025470536		137.3619612045639		0.13463465545674788	1.8264990760902326e-06	6.871437245958864e-06	1.002520245057888e-05
79	AC	estado	0.9989949014445126	1.9669238656070087		140.6489178414897		0.3467115809575849	6.099443361717871e-06	9.350177572696156e-06	9.892682905662576e-06
80	AC	estado	1.0772232998624862	1.5371971706881502		139.0515767700846		0.29386789882799286	6.065476542634157e-06	6.767678290529232e-06	1.1162107372688004e-05
81	AC	estado	0.8704525874055723	1.0997878070249776		136.50430601914252		0.441108475337805	6.576678671234921e-06	6.240411770541436e-06	1.1047426592517978e-05
82	AC	estado	1.1320690399817135	0.8389392412343182		125.04644289638195		0.3864832349441447	5.617054830346948e-06	2.7800268097866363e-06	1.0085723021465635e-06
83	AC	estado	1.179443616435665	1.9922706505088026		139.70442721105493		0.24929858891152654	1.679757207959695e-06	7.808493819546341e-06	1.0384308120589226e-05
84	AC	estado	0.9021626152647589	1.2022222729444783		136.64366254782794		0.40323266324356366	1.0282449060716396e-05	8.5193976061715e-06	1.0322817428016357e-05
85	AC	estado	1.5400331037167774	1.1633493922637632		124.9033994066364		0.2085321452252143	1.4043676765450544e-06	9.324837057141754e-06	8.927839111947828e-07
86	AC	estado	1.150886037135859	1.3031467836071866		137.73256982576902		0.2681605304927597	7.834035884985274e-06	4.368846488117642e-06	9.158876433156416e-06
87	AC	estado	0.7142631670940527	1.6403711585850558		140.6390858410282		0.5942376814836489	9.294600771573304e-06	1.0853087285328099e-05	1.0241403013045969e-05
88	AC	estado	1.0027463291068965	1.5143363534199876		140.1104534858186		0.33640439177175596	9.128971683159803e-06	1.0932399951921548e-05	9.745292448929313e-06
89	AC	estado	0.9767228250377261	1.230879822486077		134.05172651490645		0.3385899928803833	1.0889381287421453e-05	1.0611347503382026e-05	1.0676324325477687e-05
90	AC	estado	1.3159957142355372	1.9415204498248058		137.14100272758301		0.17801917796374506	9.642859181369925e-06	7.012308846215632e-06	1.0719401385115565e-05
91	AC	estado	1.1281548365588314	0.9399664817337988		126.12039179083517		0.3344280604278067	5.608407996160299e-06	5.367733212946796e-06	3.808129509004418e-06
92	AC	estado	0.9028284483862897	1.9979604109869016		140.753658184344		0.42056475584040626	7.5423046402771615e-06	8.167667599250346e-06	8.357461407609184e-06
93	AC	estado	1.0339246490351015	1.504194998983926		138.39705654010413		0.3147927498702999	9.265524090586749e-06	5.787698516482993e-06	1.1100953818534735e-05
94	AC	estado	1.2451918328198384	1.6550449464356811		138.3823864548694		0.2204122710940389	1.0675179372188659e-05	2.7207986452283113e-06	8.602164347517339e-06
95	AC	estado	0.9671659555633613	1.3406380776277749		137.14085241359143		0.35494092079773254	8.842119227622291e-06	9.876231693665776e-06	9.900654812213783e-06
96	AC	estado	1.1033179748328732	1.458122924275588		137.09631925363186		0.2744168141116107	1.0195120098573522e-05	8.639005767356105e-06	1.0732214171106966e-05
97	AC	estado	0.7762654172768635	1.0824158788822176		137.13225607066778		0.5212047862076943	6.9901731560892045e-06	1.0763692442243391e-05	1.0737932590392607e-05
98	AC	estado	1.6068650696917908	1.3274707728596922		122.98077939102829		0.1574821078704431	7.2868829540819465e-06	9.05221209722477e-06	2.038597392943498e-06
99	AC	estado	1.0304526092560402	1.9803702637775287		140.53863682918276		0.33331991055635823	4.020289200588678e-06	7.542657747604663e-06	9.095962850506589e-06
100	AC	capital	1.257881358283809	0.8331894214108778		127.08748765819135		0.2578616228638916	1.2660893561313108e-06	6.68392649849469e-06	1.2235439849322926e-05
101	AC	capital	1.4023368755526628	0.9671516953727456		121.45567784003283		0.2371673253095979	1.7238482922160892e-05	1.1013026908000882e-05	1.9021770530581817e-06
102	AC	capital	1.4023524338996796	0.8825427764454651		126.28421564133869		0.22291232940751327	1.4640240352846218e-05	2.1008778600854528e-05	2.3036789072845924e-06
103	AC	capital	1.3013390429961438	0.8988272866888299		121.43495636234593		0.28385761073910404	8.272959274198127e-06	1.0247389863487778e-05	3.4341946889943107e-06
104	AC	capital	1.4468313413198939	0.9889293847153938		126.41845152973733		0.2054294060542716	1.4853612414106652e-05	1.6413450790533354e-05	2.095274757343541e-06
105	AC	capital	1.0442746641335672	0.732340380642295		126.39867799531154		0.37628392075804556	1.5400902212812277e-05	1.3330795627101472e-05	5.493749793693911e-06
106	AC	capital	1.462095220523054	0.9442174009122024		126.58987468152085		0.20352243618091634	9.453311357037738e-06	1.529021356037396e-05	3.7443739712034546e-06
107	AC	capital	1.4315700741301858	0.9572510939598993		124.83414525021516		0.22287699712656983	1.3904025578604206e-05	1.0661645411908524e-05	2.5925965562362195e-06
108	AC	capital	1.7484155406807662	1.0215417066793362		127.98967277669519		0.1377121161251557	1.2360426446128754e-05	1.0142818244180518e-05	1.5923314787658677e-06
109	AC	capital	1.2390900143179844	0.7858215227715927		124.67756534352601		0.3112598928380329	1.1208169320186478e-06	1.2447437661721024e-05	4.612770183377414e-06
110	AC	capital	1.4459875728231226	0.9341429489955472		125.96181284709874		0.22502337660068233	8.389065565911633e-06	2.003901086051709e-05	9.388460315960444e-07
111	AC	capital	1.2979426264468017	0.8066450242645598		124.4366447932018		0.2926465631743596	7.783968396509587e-06	1.604564061283124e-05	1.0402394859276707e-06
112	AC	capital	1.2941812884812631	0.9697570716017415		125.77149972404335		0.23169775300309428	2.765216966120052e-06	8.022300484343854e-06	1.3446482164194989e-05
113	AC	capital	1.4961152432733051	1.0330508484771825		125.0066433080826		0.1988632759552773	1.7611298640777937e-05	8.70439572754327e-06	1.8489847909754869e-06
114	AC	capital	1.5922668307909216	1.0697016160345043		126.29701158353194		0.15560176919513233	2.1727189560043573e-05	1.2747082506769542e-05	2.7820839328423562e-06
115	AC	capital	1.2770090840979418	0.945992862324291		125.480564204552		0.25401249651398433	2.2427865293039353e-05	6.503788991284087e-06	5.355157780036623e-06
116	AC	capital	1.4961277795238535	0.9791487957596452		126.5857529084637		0.1782005891100762	1.6087066396863963e-05	7.105747698829033e-06	6.129376604405827e-06
117	AC	capital	1.0154189471047874	0.6558591664281644		125.3103945120417		0.42435105929749106	5.221381131716062e-06	7.24586282089492e-06	7.383774666090778e-06
118	AC	capital	1.1989619235479991	0.8550055894091114		126.7422664492763		0.2877257741029754	2.423221159368604e-05	1.6710932847596926e-05	1.7013246448900581e-06
119	AC	capital	1.1560899481124116	0.7882150299797858		125.05874596136603		0.3233678788586995	2.0777177746421942e-05	1.0425199546648566e-05	3.0532994805879335e-06
120	AC	capital	1.3566932574151547	0.9176522926302383		126.38091891426566		0.22162015141587524	1.1702339305826334e-05	8.348881277818764e-06	8.26266874020114e-06
121	AC	capital	1.3973359950835986	0.9741817106691432		123.33693542129986		0.2372321551083451	1.7026178441307885e-05	6.953157142684516e-06	2.3832580113017436e-06
122	AC	capital	1.0679070128981643	0.7810342912529216		129.39336839428708		0.34403204881915705	2.2535414108494617e-05	1.1635491613387275e-05	4.78316149866184e-06
123	AC	capital	0.7738165270050124	0.5278542589873882		126.15825338313321		0.6311379831828072	1.4807217713917697e-05	1.513055550184339e-05	2.1825594862744195e-07
124	AC	capital	1.3369923008765212	0.9433573240516716		126.4943055843929		0.22035714209661872	1.241493090848355e-05	7.214149358572214e-06	9.713194055984562e-06
125	AC	capital	1.3654092957529627	0.9254294397613333		128.3424480461838		0.2218247453653488	2.1838191455457817e-05	1.0359787162748988e-05	2.662125095712805e-06
126	AC	capital	1.5243445199363543	1.0438169497907102		121.56335260921591		0.19647277557560697	1.285659877080842e-05	1.5457172898205005e-05	2.1579174398167096e-06
127	AC	capital	1.6395996845484704	1.033073859405047		125.33233338241835		0.1569151753452301	1.5335361808154767e-05	1.3782706402784528e-05	2.4715442476445786e-06
128	AC	capital	1.3871537727997791	0.8962246999312324		124.51081305803592		0.2533832192188584	2.933470768350552e-06	1.717688439164858e-05	2.0685863538676704e-06
129	AC	capital	1.7022213596343199	1.1781807204507548		126.0579605301531		0.12138663994615218	2.498283175350541e-06	1.305272563112844e-05	8.05085031074053e-06
130	AC	capital	1.9257776965220108	1.3603527792596426		127.87385307730067		0.07465749612665744	2.0829207959047714e-05	8.093943260413788e-06	3.979337199299333e-06
131	AC	capital	1.6525647496694817	1.0917041347989611		124.72706699805995		0.15201125262685197	1.0611684298153429e-05	9.09141835964612e-06	4.189415188003478e-06
132	AC	capital	1.6464122636319967	1.1228873262526222		126.00307243070185		0.1353471975826704	2.0310176513483914e-05	1.3327164197755352e-05	4.154428787589996e-06
133	AC	capital	1.4549331702830743	0.9712316998572255		124.52369563909235		0.22071098156922841	1.9342662685106614e-05	1.067067577417933e-05	3.5332631018537275e-07
134	AC	capital	1.2342078491944546	0.8983437879907434		125.58946639507738		0.28275827859614494	1.565309542295617e-05	9.933640994579194e-06	4.1579424009505295e-06
135	AC	capital	1.253966923742605	0.8548700170382428		126.39680454528991		0.27304839189904506	2.3171937243150893e-05	1.0439566238159421e-05	2.679793353781979e-06
136	AC	capital	0.9420533150080838	0.629654022688573		126.93749515785264		0.4540626853163935	1.7871167250959835e-05	1.519910586274741e-05	1.6475902177822496e-06
137	AC	capital	1.8016511060358127	1.3880769939725524		122.593141113587		0.09365484835642214	1.0093229403096247e-05	1.4484607895222382e-05	7.859722154784175e-06
138	AC	capital	1.1067053657831627	0.709614040111182		124.81652775853968		0.37943826597273783	1.0048027662226569e-05	6.616493418653498e-06	3.6494761297116767e-06
139	AC	capital	1.0326887300255363	0.7037104602300663		125.28682530327839		0.41103978823400816	2.0489422017194793e-05	1.0831262633993023e-06	3.7081774821269247e-06
140	AC	capital	1.5929243679800777	1.0558463982473263		124.80824736617487		0.17719398467225597	1.977905305970504e-05	1.280502468733945e-05	2.4886395732915857e-07
141	AC	capital	1.5834958720824226	0.9986009377661518		124.26043622898817		0.17946791123990444	2.401543388228239e-05	7.54005679979518e-06	9.237432162717978e-07
142	AC	capital	1.231569902701348	0.9176293771445789		121.61723952151912		0.28774986211715126	1.2537731094688839e-05	1.4798424233265966e-05	4.958198120575017e-06
143	AC	capital	1.6445257921102698	1.088000926671458		124.25840238325208		0.16466824150540144	1.79468590197006e-05	2.828146028553291e-06	2.0742766469755333e-06
144	AC	capital	1.3295492801743574	0.8639098261070423		124.48514959843588		0.2758960606044993	1.6462684066862626e-05	8.350524408116681e-06	6.315764157893683e-07
145	AC	capital	1.8607108799950804	1.230268028222794		124.35300588520894		0.11348500061216642	1.0967204300121605e-05	1.6789807172705846e-05	1.997552710516828e-06
146	AC	capital	1.4552890876957358	0.9898461690784729		126.63586767686215		0.1787925270794214	2.245520656558462e-05	1.229171697956585e-05	6.740451971661644e-06
147	AC	capital	1.3672798690151131	0.9040510387006842		124.54688627462254		0.24062753509156237	1.518512304406265e-05	1.010466866358693e-05	3.5053777386834805e-06
148	AC	capital	1.246169808426595	0.8270257450037216		126.46848652451692		0.2835281341910898	2.2646374450238384e-05	7.766395662884732e-06	2.2711880063237015e-06
149	AC	capital	1.5818453733592377	1.0057591085563675		123.6586807173293		0.1898628590068324	1.7443921212975245e-05	6.991870328302279e-06	8.801956350820055e-07
150	AC	capital	1.4335869297453117	0.9698211434864473		124.30993925239089		0.21448616998403666	2.4331774499152215e-05	1.3237429125893876e-05	6.874431348049608e-07
151	AC	capital	1.4553522894976834	1.0383664875267145		123.75406556097079		0.1929416587650467	9.284465102423405e-06	6.6117472220022626e-06	8.11293781391478e-06
152	AC	capital	1.359769015426726	0.8597090207063105		126.29975349249823		0.24485825196301	1.4904352997221434e-05	1.4815305937435922e-05	2.245178287145251e-06
153	AC	capital	1.4173512191962698	0.9163978930845721		125.6119862045654		0.22176348513007152	2.4052216320477393e-05	1.2104947846575975e-05	7.636070616446046e-07
154	AC	capital	1.0364696070060277	0.6396690074189033		126.34673097337074		0.39865739033638614	2.1103327745489698e-05	1.6407722023823787e-05	5.335964323164206e-07
155	AC	capital	1.3053125198918958	0.8742133411719172		125.9744476200123		0.25387056059771035	1.5751789959831854e-05	1.238004164464268e-05	3.953898201107352e-06
156	AC	capital	1.592149612244977	1.0226511745540363		123.62295620362684		0.18145073075095916	1.1225048724972154e-05	8.180298009612431e-06	3.221879142745315e-06
157	AC	capital	1.3256840018730456	0.8508542288413856		127.58206770341963		0.23902078123582224	7.148656847464694e-06	3.733078711855961e-06	9.497866070412204e-06
158	AC	capital	1.4478190534355884	0.9832320973349419		126.20783518935217		0.20336041488075163	1.5417565723638127e-05	1.0682048509228942e-05	3.843550163373777e-06
159	AC	capital	1.8866047117316098	1.0504179148653818		126.02918141624598		0.12029237529971833	1.9961702854625244e-05	1.5715399603033905e-06	7.39774007302274e-07
160	AC	capital	1.1224505373811013	0.7563052418216313		126.13163264470464		0.3417327219705135	1.6329003761824046e-05	1.9957025857638315e-05	8.219676484840195e-07
161	AC	capital	1.4757029250119034	0.9896818663331028		124.94596763702492		0.207036674009324	1.0112733504837426e-05	1.7033213217463424e-05	1.8585956362595833e-06
162	AC	capital	1.3531531717869005	0.8948225334362542		126.09769754536532		0.24288765365975676	1.6165656781011143e-05	1.3590049965076454e-05	2.1036685297716457e-06
163	AC	capital	1.6542666194519051	0.979532421642511		124.73473035626326		0.17530639129483894	1.507082785933392e-05	1.4511844320431338e-05	9.698490689188183e-08
164	AC	capital	1.6048494918802025	1.0995025249807135		126.24219495283683		0.17370250167994916	9.675564301131523e-06	1.4362834380998688e-05	1.7326126559235717e-06
165	AC	capital	1.4437311854642552	0.9661926953739257		123.9498949652378		0.2083491917856116	2.315505894442451e-05	1.1841834819004436e-05	2.1601896224888938e-06
166	AC	capital	1.921970958090903	1.230794002480918		125.17090384025448		0.08704854900877115	1.5305874219077714e-05	1.9937063635026474e-05	3.324015651845116e-06
167	AC	capital	1.648693941731035	1.119432329988766		128.52764212577762		0.1313654566533199	1.0849199336265382e-05	1.2816466224513415e-05	6.357511178775465e-06
168	AC	capital	1.809466293503459	1.259857009201634		125.82962253680894		0.10361082747919069	1.550634470476769e-05	7.269553444769002e-06	4.624499336198197e-06
169	AC	capital	0.9026948715202289	0.5655380844868629		126.118793408757		0.5030881802560463	1.8349195397494497e-05	8.618678691382649e-07	6.909081671947797e-06
170	AC	capital	1.562379988636849	1.0068866581009108		126.45603825754151		0.177067063509242	7.88157275168861e-06	1.4074991749227449e-05	3.959951112609242e-06
171	AC	capital	1.0325460411015075	0.7056939742467819		123.46353077454629		0.42028933775993615	9.206994052601056e-06	1.93449568983388e-05	6.809981282530363e-07
172	AC	capital	1.5446482164383792	1.055841271818594		125.4103963472918		0.17635123878099254	1.832285708524243e-05	5.0106253116327115e-06	3.828786721749081e-06
173	AC	capital	1.0132848016783491	0.6727375382878894		124.92839710962812		0.43039454422721773	2.3590300944876576e-05	3.9531291187599015e-06	1.0206717439241747e-06
174	AC	capital	1.458642765331179	0.9399680624864393		123.57605733568666		0.23054948203629647	2.002994762564917e-05	2.219733434770036e-06	1.2139439526743192e-06
175	AC	capital	1.190035199012043	0.7584539354554765		125.03314271815901		0.3268114695855447	2.222875834048511e-05	7.993371533334835e-06	5.403743150891426e-07
176	AC	capital	1.2329459110185776	0.9253744323781792		125.65655439291181		0.24860337756433326	8.14176882888111e-06	1.3536461141939118e-05	1.3507619468704944e-05
177	AC	capital	1.8663152811166717	1.161591688724377		127.265779496163		0.10279690792628415	1.7567343591202144e-05	1.462259319597547e-05	1.9207482359735244e-06
178	AC	capital	1.418708641104646	0.9771242355191707		126.34516033161162		0.20541707694816586	2.2155267413012683e-05	2.307427057193264e-05	1.2446709453382017e-06
179	AC	capital	1.2833225277760674	0.8924378203750808		124.72307462113038		0.25202482343996974	2.2819461954789976e-05	1.441541639218467e-05	3.775931259165286e-06
180	AC	capital	1.673535137831861	1.076646951290606		126.08569335268906		0.1445954798839826	1.7248462062243625e-05	1.234842666679641e-05	2.498498999946879e-06
181	AC	capital	1.6761602169778043	1.0525516744982966		126.68869566251242		0.13870553522970203	1.9640759219769408e-05	1.4329312457495454e-05	2.640692280893806e-06
182	AC	capital	1.7662924152138881	1.2636545618800228		122.07450053279959		0.11878916939729371	1.3272319164900732e-05	1.4043608012742969e-06	5.6168106597728015e-06
183	AC	capital	1.2699530641362844	0.8329940483737464		124.30947413654076		0.2926179785305565	2.1086208920877446e-05	7.117937371343958e-06	6.917167936754643e-07
184	AC	capital	1.472858402855427	1.0610648553827011		126.49087033888284		0.1670928359804962	6.319690820878193e-06	1.4463098070531529e-05	1.1035384503961138e-05
185	AC	capital	1.8831751168382296	1.2283765855448232		124.88456202829884		0.10848115727276304	2.1111073120967467e-05	1.5738231984174496e-05	2.015822564291373e-07
186	AC	capital	1.0358934109976476	0.68984220086672		126.75988286615774		0.38039107304539915	1.3221577965183724e-05	2.2081668391643787e-05	3.506245980235126e-06
187	AC	capital	0.9643669293897829	0.642396228979161		126.31614925667176		0.4416560603496747	2.358158916607285e-05	1.1698887120794928e-05	1.7945366723567698e-06
188	AC	capital	1.4863065833264508	1.0483474123148424		123.97743153284479		0.20278511823198078	7.3291707058348086e-06	2.282131041830659e-05	1.8560103087605757e-06
189	AC	capital	1.3740903561861164	0.8806821008264909		126.31852587049144		0.2476033294654136	1.4986373694855566e-05	1.4486902502291221e-05	1.8598254457038584e-07
190	AC	capital	1.6626131998757472	1.0892125586604		126.74732084438652		0.1399793734247988	2.2741617107586865e-05	8.284755713180275e-06	2.8661750912024605e-06
191	AC	capital	1.5055246478224824	1.1249367298874253		123.6461032907401		0.1837873534023802	7.927571612342504e-06	8.930238430418186e-06	6.121462773265339e-06
192	AC	capital	1.3509594330302237	0.9454556682793476		124.4133077690717		0.2457205327188565	1.088133682350267e-05	1.581681056537738e-05	3.108466123806733e-06
193	AC	capital	1.1583411638202734	0.7971396090316415		121.12159155134432		0.3549708988119458	9.261468634225684e-06	1.2888572135206115e-05	2.3148908396365368e-06
194	AC	capital	1.2057223956239538	0.7801956860048231		122.92416720434457		0.3408348617274754	2.0634159702577313e-05	4.294354433043763e-06	4.5587017346758533e-07
195	AC	capital	1.0251904423796503	0.6932717299290836		125.60505311441707		0.4050035134245477	2.3885639731816565e-05	7.792720665947046e-06	1.6720373879069152e-06
196	AC	capital	1.6800108643894744	1.1769767897255146		126.95053849028268		0.12155492417738845	1.095618271074112e-05	1.4022644403586206e-05	6.865301308069191e-06
197	AC	capital	1.105495356711539	0.7300867642286428		125.3464682102148		0.365319182613467	2.3971344728776918e-05	5.163080847073168e-06	1.3353282564572874e-06
198	AC	capital	1.4518297209381192	1.0379662652551036		126.6736604197627		0.18106574056719027	1.5849275745658922e-05	4.514539349049441e-06	8.521010039853223e-06
199	AC	capital	1.3401393907632526	0.8637548478385499		126.16174909805233		0.24628430072079696	2.0981806374574828e-05	1.4170063629555622e-05	1.2987821718175106e-06
200	AC	interior	0.8836823712836708	1.813827857726162		138.2524521952052		0.5194181026435312	6.2051030813419436e-06	1.0636964392842675e-05	1.2238658142491176e-06
201	AC	interior	1.0199565407461535	1.7795874475004319		115.57630934138837		0.21143911725072273	1.7771286585950375e-05	9.644030061666111e-06	9.894582311961063e-06
202	AC	interior	0.6080777041164448	1.248777120072052		115.48976558520727		0.4461450555600514	2.057413029273644e-05	1.5327236480046663e-05	1.8506430029470673e-05
203	AC	interior	0.7373690105718826	1.817504518672656		140.23699868976857		0.6780196537105541	1.5301488941256157e-05	8.183124580045054e-06	9.162996940088489e-07
204	AC	interior	0.8876772836643888	1.9402680661688083		138.29465742794847		0.4862910638744509	9.792826689143007e-06	2.245753522585234e-06	7.96998769025949e-06
205	AC	interior	0.9250504325295809	1.9456820445517367		137.79097746647096		0.44676546881030416	9.217807303154714e-06	1.5072038975450799e-05	3.3993822922648534e-06
206	AC	interior	0.8741984623491899	1.9080369473721763		140.36972939189587		0.5543265349778576	7.5782739344197646e-06	6.8577883362223375e-06	1.780886882888916e-06
207	AC	interior	0.7689857133525039	1.3766737191998786		135.8730963119014		0.607196254781415	1.177758025785164e-05	9.259999814460292e-06	2.197294328323019e-06
208	AC	interior	1.3810413135740136	1.88106928390501		138.51414779853297		0.2436143647068388	1.0868388827400175e-05	1.4808406831775199e-05	1.6203170694596716e-07
209	AC	interior	0.7466054258358312	1.8103328309351756		138.84846716505155		0.667539346871777	1.1748523107069714e-05	4.627157041718227e-06	3.0777490653500793e-06
210	AC	interior	0.7582181802696999	1.9882433578143905		138.9341941616679		0.6077604233103416	1.554951874418009e-05	5.029992759665075e-06	5.708802698113943e-06
211	AC	interior	0.8180039899528981	1.9638096453248932		139.70848358638136		0.5554944560808661	1.9278814708055807e-05	2.816785122738637e-06	3.933093587433209e-06
212	AC	interior	0.8521300700284342	1.699612803748395		139.73848121931502		0.6692802136459357	3.7742935315959884e-06	2.06057732442108e-06	8.644952340275034e-07
213	AC	interior	0.8181786061988634	1.9700516116876352		140.6944231974109		0.6421876792857539	6.1426895992893945e-06	6.354743462931273e-06	1.105103608339773e-06
214	AC	interior	0.9077759779058931	1.909016924583776		138.96306934405712		0.4825500006132887	7.631831121632361e-06	6.680200549852185e-06	5.707257277739954e-06
215	AC	interior	0.7199634534462274	1.980711289049508		139.08585857066848		0.695600146452624	2.8959023326401647e-06	4.174556101765842e-06	7.896928465583171e-06
216	AC	interior	0.7538114714243341	1.7518777321631092		138.8986240426965		0.6898607958363554	1.3411864910288247e-05	1.3018783755412322e-06	1.139845101751461e-06
217	AC	interior	0.877050933811423	1.74713680881623		138.7753713595065		0.5206093437115301	1.659744205158826e-05	5.277128171436925e-06	1.0041094056415753e-06
218	AC	interior	1.0472415139971654	1.8767834175967457		137.13613290263106		0.3840389301693308	1.1466178470434581e-05	2.6160154523302164e-06	3.88699404575858e-06
219	AC	interior	1.008070028942414	1.951417173497636		138.4722393135349		0.4345732160032824	1.897112260384545e-05	1.1300695889718778e-06	5.769567382668519e-07
220	AC	interior	0.823952644065571	1.8030971624091467		138.09743491924118		0.5437403931928956	1.9948266240270898e-05	8.276423442886339e-06	5.677100176500375e-07
221	AC	interior	0.9871780782006229	1.9401223764686992		138.6750112257602		0.4421075412837436	2.4080677295658333e-06	3.6287457943712126e-06	6.124134965570303e-06
222	AC	interior	0.7758821168453409	1.9833506443290165		138.67772431549778		0.5909325839361617	1.1294869412390314e-05	2.966783565928069e-08	9.429241647802151e-06
223	AC	interior	1.004633297383622	1.8646675048688293		137.7038555624903		0.4177590455498148	1.0178022717743746e-05	1.4890820078143702e-05	2.5766212797660742e-08
224	AC	interior	0.7888000195102715	1.8544892131300275		139.43369720153106		0.6076612621448547	9.742633055206818e-06	1.2387646811901753e-05	7.27801728458219e-07
225	AC	interior	0.870546204905001	1.6205330784274954		137.595865035243		0.5293171174009454	8.439261667286604e-06	1.1380775936421807e-05	9.496042953158512e-07
226	AC	interior	0.9805177670070271	1.9751645770391546		138.05583252929196		0.44889924035724044	1.1779538963414854e-05	5.506615880844638e-06	1.2463756768563782e-06
227	AC	interior	0.8676072939215674	1.9519454071734073		139.78223981877363		0.5262583701867074	1.1500863279268181e-05	5.332803174456457e-06	4.421506444638702e-06
228	AC	interior	0.8403623472203465	1.8804876867636209		138.54499999105832		0.5538195858644986	3.7483139185101087e-06	1.0624771942161836e-06	8.077221112941518e-06
229	AC	interior	0.963739177674983	1.9921915772059666		139.56851459541423		0.4400648555450004	1.8241103683816575e-05	6.779428449939414e-06	2.2197144919053633e-06
230	AC	interior	0.6781095913400097	1.9296619534226456		139.5486932980104		0.6954786322266899	7.143154154064184e-06	1.8591877786552905e-05	6.757617259821865e-06
231	AC	interior	0.8308788817193284	1.8791204771271912		138.69466703942564		0.5568162893040302	1.6875246525516713e-05	3.312435118256179e-06	2.9081022322090094e-06
232	AC	interior	0.760499364431036	1.9549076895004032		139.52339025340842		0.5899043798540518	1.135562652720504e-05	1.060113506734777e-05	9.27753544827695e-06
233	AC	interior	0.9492042897636362	1.960529814776796		139.03379596672465		0.4735802366192629	3.414571827243982e-06	1.079097740015736e-05	2.6964784174381383e-06
234	AC	interior	0.8182693155788333	1.6008364441957437		138.6956110798113		0.5892563165744826	5.239363034507463e-06	2.88636256897304e-06	5.878818403838165e-06
235	AC	interior	0.7515694802694688	1.9868518206822534		139.98803305063333		0.6502804420367382	5.686223320482019e-06	9.487558666059092e-06	4.494200528427213e-06
236	AC	interior	0.9218027006518287	1.5195043344420576		136.96170182053532		0.4769160222607503	1.3453562627813201e-05	8.547396007830718e-06	1.393223206654794e-06
237	AC	interior	0.7187544997112306	1.2976368100899278		136.8128486981533		0.6503953056241052	1.6294359401733218e-05	6.16068847036078e-06	5.845215105830193e-06
238	AC	interior	0.801696150738579	1.838859629483745		138.89000657725592		0.6012846019980831	9.643812715855865e-06	8.491268914085273e-07	6.365236442255053e-06
239	AC	interior	0.8840537450957849	1.6956191162039151		137.5526865264993		0.4827451610003494	1.9670368816585013e-05	1.1495958357600258e-05	3.6145786511971857e-07
240	AC	interior	0.8864450779103737	1.998204755836518		138.76819978027387		0.5176249536942257	1.314594857249049e-05	6.803645294998884e-06	1.3925039010913494e-06
241	AC	interior	0.8141537014735292	1.9683913784528821		139.48065500854148		0.5921407217665853	1.0231491001190566e-05	5.522241646766911e-06	3.0106302617846803e-06
242	AC	interior	1.1365553589181436	1.8820410599319919		137.83936997433509		0.3515504311890171	7.813638128177237e-06	1.0807271918025069e-05	3.98549640188393e-07
243	AC	interior	0.9000440457276743	1.7338370105470935		140.09288601864793		0.528343270480205	1.6039192552199933e-05	4.172098440976888e-06	1.9174556227174268e-07
244	AC	interior	0.9098799244185753	1.9064747984074963		138.7372908275266		0.48733529181326235	1.3045016633341597e-05	6.221656808113379e-07	4.774034910311762e-06
245	AC	interior	0.7835404840447723	1.9109255150218716		138.6376215442601		0.6299126870012886	9.094433584310826e-06	6.772867222060203e-06	1.5267512358874817e-06
246	AC	interior	1.011278581486343	1.9124960772199189		140.52047874392142		0.4998949781816047	7.627930975945098e-06	1.933143176402981e-07	1.0650570346413233e-06
247	AC	interior	1.0815594432690228	1.9685581657168663		139.45334670437904		0.3981346680642028	8.857290720289336e-06	1.0970391490277169e-05	6.049842491299553e-08
248	AC	interior	0.6890769681664405	1.3181661071603177		137.85789615051632		0.6936167136196654	1.59707172976702e-05	9.399702725235548e-06	3.069710001544686e-06
249	AC	interior	0.7449349650249237	1.9705558982193263		140.28303151714715		0.6702772103262364	1.1449412840641142e-05	2.484016733497142e-06	5.863907538861654e-06
250	AC	interior	0.7928550080620942	1.994066001133767		138.58606320846263		0.5883982154867913	1.806794403290726e-05	1.1471516609381493e-07	3.790663755120791e-06
251	AC	interior	1.024019102014769	1.962503270485076		138.40115289649495		0.38639822303930954	5.2392706549826485e-06	1.0448027478685425e-05	6.9603325421226976e-06
252	AC	interior	0.7852702519720681	1.960670151618575		138.53715834824644		0.5897993668594007	2.0224777670172312e-05	6.4332487742843055e-06	2.904653157085978e-07
253	AC	interior	0.761538167400673	1.5092881130824625		138.90032262963825		0.6474536457158349	9.65766066422459e-06	1.0655547058390662e-05	1.0291726314464623e-06
254	AC	interior	0.7840359106742765	1.979241274977118		138.81070827309918		0.6059674731573558	1.6478070691426078e-05	7.253802348286141e-06	5.700789988043842e-07
255	AC	interior	1.019271236035454	1.7592219941238854		138.47987997105545		0.42147684171055416	7.997144838117003e-06	1.2276982832629203e-05	1.2136704921571992e-06
256	AC	interior	0.7486847029224033	1.9327013848310641		138.8348740093043		0.5960059851033022	1.95537333921897e-05	1.1346250990408464e-05	4.0113649141185954e-06
257	AC	interior	1.0097530772030927	1.8484679278939793		116.44409966993864		0.19280598769635626	1.6773706705009132e-05	1.7634869851981207e-05	1.4445997028986311e-05
258	AC	interior	0.7897370720015939	1.9973087225923662		140.2216109267714		0.6435496253154677	4.641622470197769e-06	7.746152994280236e-06	1.7758290910847056e-06
259	AC	interior	0.7121524496261333	1.6980046237600388		137.90805920772192		0.689747416540729	1.449280675563343e-05	8.279768401915925e-06	6.677115768035539e-07
260	AC	interior	1.0112496600818222	1.915512517640772		138.78601162918974		0.46307393477225917	1.0090573872617914e-05	2.525170759123374e-07	1.6817118602762003e-06
261	AC	interior	0.8267700471432726	1.929565296237407		139.27595795499016		0.585016825137719	1.0621957051945356e-05	7.45257607059231e-06	1.2018987275681901e-06
262	AC	interior	0.8530593199126875	1.9557038622244476		139.32941972239126		0.5522681351959787	9.75755269270087e-06	2.20538949588556e-06	5.065602303443531e-06
263	AC	interior	0.7589835742120933	1.571988338359954		137.42390238304216		0.6076547392283332	1.5008932873273629e-05	1.5980981892362723e-06	6.373654932464243e-06
264	AC	interior	1.0155093652114373	1.9749736689018773		138.52485574047301		0.3557173759771503	1.9677591701182234e-05	1.3954918983295344e-05	5.59927330925786e-06
265	AC	interior	0.7614487448632757	1.9266635699820773		138.49115548481748		0.6099639127693893	9.341779064090004e-06	1.0096872354294314e-05	3.760121955335387e-06
266	AC	interior	0.7482938638377263	1.6841219571581079		138.72872514023575		0.665072520888215	1.1924600335652527e-05	7.385378682996818e-06	4.776791191355975e-07
267	AC	interior	0.7840186598614575	1.9757611170984914		139.2005814268501		0.6128686365411207	1.0681664168908698e-05	3.898917523730379e-06	5.58110830016363e-06
268	AC	interior	0.9028288857368459	1.956153638187391		139.6201246381855		0.5020572576535011	1.023061412446599e-05	1.2252980662697736e-05	8.687615752775855e-07
269	AC	interior	0.7855915599422404	1.8289556646985576		138.89686140681832		0.5907559107591039	2.055849322405042e-05	8.970271761756999e-06	2.498023287510604e-07
270	AC	interior	0.9413738855117295	1.8928216704065748		138.6290423017775		0.4867713615420423	5.8607836833798325e-06	4.647201746625416e-06	3.100281824907484e-06
271	AC	interior	0.87122544646507	1.7994687826989195		139.04731341616997		0.5658882849723715	6.020054972543789e-06	9.642437007222215e-06	3.143373317046676e-08
272	AC	interior	1.0246338602183986	1.8815618627507698		138.8327585231911		0.4179906490727668	1.727136450459373e-05	2.400939952023282e-06	1.438045407395714e-06
273	AC	interior	0.9621034188906629	1.9917723706976327		137.89112189724278		0.41496483368448644	1.0155651760488355e-05	3.396213050787899e-06	8.453656490017452e-06
274	AC	interior	0.7450861667196679	1.4162893778364607		137.34799424251614		0.6426312811399502	1.9604243288879186e-05	6.1953765660037286e-06	4.0069950195977856e-07
275	AC	interior	0.7360381251225008	1.5262833819413646		138.3976162501938		0.6582881105418976	4.576219986966023e-06	4.3511048655894836e-07	1.1848084581216721e-05
276	AC	interior	0.9162668323847886	1.937644316169818		138.91384643686317		0.4865971474015986	1.3643579359354619e-05	4.68337839506619e-06	3.311076978212693e-06
277	AC	interior	0.8822831795296854	1.961571650023966		138.65947494565899		0.5150646505258132	1.3450853972321018e-05	1.0058851352273329e-05	1.9369888657448565e-07
278	AC	interior	0.8003614839069537	1.6262438422990724		139.10771369179676		0.6269889456706434	1.0244445860090041e-05	7.611143102659263e-07	3.850776964542548e-06
279	AC	interior	0.7667284001464852	1.6858119010682897		138.26985541997874		0.6073009861094093	1.2137659379191894e-05	1.1718363973022456e-05	2.4852102244494706e-06
280	AC	interior	0.9414126584815667	1.9468081737201044		139.1797762141251		0.5077598775809913	5.133703386893521e-06	6.5237395410141515e-06	1.1092395078733703e-06
281	AC	interior	0.6765761158278472	1.9476085385041904		139.0790159801057		0.6937312586048661	1.357613681982086e-05	9.955951120386858e-06	6.7688402005634815e-06
282	AC	interior	0.765307905211858	1.9543047222218841		139.55994235026114		0.6146389382960643	6.530233182981977e-06	1.1767655818386845e-07	1.1506563931317289e-05
283	AC	interior	0.9506288577999157	1.505455211947227		136.94269774292576		0.4815471286511156	1.917739646659964e-05	1.5347801307445223e-06	6.54821828209473e-08
284	AC	interior	0.7636095876896651	1.720809651462356		139.94531191206124		0.6596542139686962	7.534463218085821e-06	1.3411279282007638e-06	5.45495720700317e-06
285	AC	interior	0.9719427957940732	1.9090757642302714		137.9217946148444		0.4547108146428029	9.524271143321375e-06	7.0322261136229906e-06	1.5061347197460591e-06
286	AC	interior	0.8063916354881917	1.6420542914886433		115.98147365981771		0.2728743650274221	2.0073198235448448e-05	7.944530825296983e-06	1.7692860247773565e-05
287	AC	interior	0.8236589690097798	1.8932528740085761		139.73100507320353		0.5711077517032332	7.0069688014860044e-06	1.5380978056548936e-05	1.210058006256884e-06
288	AC	interior	0.8348250145824578	1.963145050882393		139.6809157210674		0.5757020704887975	1.5026993180898685e-05	3.7934956457531753e-06	8.443506864828121e-07
289	AC	interior	0.7441392589354422	1.9930803464394504		140.35366250057442		0.6447940222696635	1.4212242848973551e-05	5.231606005699127e-06	4.709422362666235e-06
290	AC	interior	0.8327320753379849	1.9964914744860138		139.03867110700202		0.5775409488238437	1.1067959259068262e-05	3.169884286374491e-06	2.5442982966643763e-06
291	AC	interior	1.0201519822921332	1.9347383358337684		137.8552260248227		0.4113708729374132	7.348639941761209e-06	9.280437870266561e-07	5.638156028952111e-06
292	AC	interior	0.7521513709495818	1.3393388562832993		138.9972163764489		0.6962179450386792	2.649826911169124e-06	6.1002570621613786e-06	5.023159463931869e-06
293	AC	interior	0.9282539031814651	1.9504863089148623		138.36269179602812		0.4618694046713898	1.922493316716329e-05	2.024261311937552e-06	2.801383269350477e-06
294	AC	interior	0.9548023481987974	1.9166185619628615		137.33263652781906		0.4290284481057677	1.1899503820302114e-05	1.0445715251559551e-05	3.383585596060295e-06
295	AC	interior	0.88388946729616	1.6883882886057575		140.10824022399413		0.5428600022077854	4.371820522769688e-06	1.1706791704951715e-05	1.7498944741539144e-06
296	AC	interior	0.9018523755392805	1.945524644479848		137.96682323522782		0.4629896127458617	1.2604793448731461e-05	5.433546100786994e-06	5.938098516719458e-06
297	AC	interior	0.803077173562893	1.9598410580597465		139.2195643231685		0.5913939477163891	1.1457603917325864e-05	9.935462168228488e-06	7.110191450285907e-07
298	AC	interior	0.7304372603376517	1.536596569257389		138.27640141672765		0.6623667730335864	2.044665195218822e-05	5.6794127230064306e-06	2.650143964327713e-07
299	AC	interior	0.9284264903493794	1.8175371204793807		137.7515008152929		0.47672245032799226	1.323592604000571e-05	6.599824765822028e-06	6.44416541812916e-07
