## Supplementary material for "Assessing the nationwide impact of COVID-19 mitigation policies on the transmission rate of SARS-CoV-2 in Brazil": seiir_fits_boots_AL.csv

	state	type	beta0	beta1	beta2	tcut0	tcut1	delta	e0	ia0	is0
0	AL	estado	1.5295074300434455	0.9876680058556067		121.8635394995278		0.23432860256400065	3.1562493869771685e-07	1.2592351724729e-07	2.7493909397397623e-07
1	AL	estado	1.3826800813466853	0.9192877707931152		117.56297996206807		0.30429185254207947	1.022817238995839e-06	7.064289703348541e-08	1.0185368104488919e-07
2	AL	estado	1.3979961181176477	0.9251599743615588		119.84893128893556		0.28298029981360767	9.372969971569952e-07	2.5182176428322032e-08	1.9416874507760087e-07
3	AL	estado	1.6833323276990906	1.210272397671426		115.27826487303761		0.16090383059477087	1.4154083643318382e-06	1.0283053590803292e-06	3.2180281866178244e-07
4	AL	estado	1.1182060839010586	0.8087572539754853		113.68937225373088		0.3966835525676258	1.0051359544108935e-06	1.4879465562612685e-06	1.4515623446032403e-07
5	AL	estado	1.4790700051004748	0.9565134981594035		119.25454249061121		0.25759465652639707	9.481215513318135e-07	3.325942324814145e-07	9.813746537456921e-08
6	AL	estado	0.9877560006828476	0.7069735159215351		115.88409194331076		0.4922985173087718	1.0358979112849735e-06	5.143615869027915e-07	2.980941021117234e-07
7	AL	estado	1.3850089400082224	0.9394346376925345		120.1373797421846		0.2905727708995384	5.812456746356955e-07	9.036864371167866e-07	3.627899458323704e-08
8	AL	estado	1.6212850300063422	1.1884208925253321		120.22597974916403		0.17600035449476498	6.821780127414529e-07	8.816026035676067e-07	3.5551633450007686e-07
9	AL	estado	1.5072398746747295	1.153523066480583		121.30326686785479		0.1733142473315424	6.485543068891922e-07	2.297499675633767e-06	9.493709852079471e-07
10	AL	estado	1.759789170304542	1.2794564712799232		114.58788010007804		0.1504281072597921	8.886888168379686e-07	1.628993285303303e-06	2.1941199239276436e-07
11	AL	estado	1.2630062295987103	0.743882938343024		120.4250635932466		0.3983162533185122	1.5498862668395013e-07	1.948753352733612e-08	1.924518798832456e-07
12	AL	estado	0.7469532594040311	0.5524170908828674		119.34430820862221		0.6873446065657102	1.1742501870486063e-06	7.150025567401633e-07	6.699432366500109e-07
13	AL	estado	1.4481718910567627	1.0704529138885113		116.61505600015771		0.22766994647110142	9.585363843515541e-07	2.3475411473788497e-06	1.1570063153697259e-07
14	AL	estado	1.9362887901732195	1.2745097334832287		118.87742005196833		0.13161217595613514	4.759020132501978e-07	5.1440024596128206e-08	1.9160089911788578e-07
15	AL	estado	0.9508565270474912	0.6465288287314803		121.07189017128708		0.5212298330611952	6.927346725372283e-07	4.3833234194259055e-07	3.239444511423477e-07
16	AL	estado	1.3776171485859023	0.9117482329411679		119.55339995021576		0.29234062490610174	4.455329766347824e-07	9.106590517754242e-07	1.0057766022361903e-07
17	AL	estado	1.3117895017464742	0.912419043231931		116.36390263544153		0.3177868255179547	1.0333665762564973e-06	7.331151997517915e-07	4.795382015566784e-08
18	AL	estado	1.1077219568792034	0.8093607050609957		119.4272213095403		0.3835858649209469	4.904101487406113e-07	9.449630082249541e-07	5.003742039462333e-07
19	AL	estado	1.3622252948341993	0.9442276107116415		119.01300739240769		0.29704713750958767	8.887037881421076e-07	1.356154150242333e-07	1.6513822827319223e-07
20	AL	estado	1.5791089340594702	1.1504443990383786		123.81027717912598		0.17728585282242199	1.4189811243879388e-06	1.2256850857479366e-06	1.960607367590711e-07
21	AL	estado	1.1976262228066443	0.7953133999384181		115.93037406232267		0.4078474695965073	6.454151435772726e-07	2.95062234229224e-08	1.8443243341589201e-07
22	AL	estado	0.8123687028063961	0.5896555486744182		120.16017476691906		0.6098220408267446	6.682679654030578e-07	1.4721859155567292e-07	1.148440760195573e-06
23	AL	estado	1.1685999428466074	0.7702714236362537		119.27357886986319		0.3999883189684125	3.23807352954093e-07	5.389476304265789e-07	2.0132192356283713e-07
24	AL	estado	1.6369124196307951	1.1683558064232094		119.17760566119244		0.18255829746646246	8.314718291527677e-07	1.9835909454816026e-06	4.8723503976187555e-08
25	AL	estado	1.6219015477348857	1.0991454672642111		121.1839320194495		0.18953065282058779	4.957043276740221e-07	1.2717123608603424e-06	1.788977259629602e-07
26	AL	estado	1.4021649194023074	0.9997103623831687		118.67055335545919		0.26227594172321417	1.1177087950087335e-06	8.214557790991771e-07	1.2433604700915721e-07
27	AL	estado	1.2039824188185269	0.8190342223668365		119.58286379344328		0.37497680418437074	1.2489519677220214e-06	1.9857266084595555e-07	2.7542387238041534e-08
28	AL	estado	1.670145756041826	1.191000761890861		119.35235426145073		0.17584866628817425	7.426636753491615e-07	1.7029107772806498e-06	4.4610963189135284e-08
29	AL	estado	1.3621810608350253	0.9178720017080565		117.74498585244942		0.29429723373410394	1.176417414338655e-06	2.1892417552859542e-07	1.571810250509545e-07
30	AL	estado	1.468770190543208	0.9226533310319343		118.6645659891918		0.2649768899833428	3.7984487105046387e-07	8.885765872633346e-07	1.2734794255048318e-07
31	AL	estado	1.032135942077437	0.7730607100217408		122.50199886929903		0.4198698675491657	1.5032103511528325e-06	1.3259672236325272e-06	2.888464081504668e-08
32	AL	estado	1.2170069836317101	0.8483769822528214		118.02923767646148		0.35217952550908777	3.6314888610270195e-07	9.63497149438352e-07	2.457601552209225e-07
33	AL	estado	1.4179008543699194	0.8997652445275878		116.6616301320519		0.2847795838406753	1.1518851159339902e-06	1.0996323414153459e-07	1.7036323969919123e-07
34	AL	estado	1.3584720407354354	0.9106829018787433		119.2807385227204		0.2954580035919451	1.5808778477284839e-06	3.119766347556391e-07	8.111142957869271e-09
35	AL	estado	1.1713721648982771	0.8053354989241993		118.64967843450273		0.37405495706422065	1.5894162356845586e-08	1.956977754405399e-06	3.402512405903935e-08
36	AL	estado	1.4282848117049405	0.9439817181283533		117.14028763161585		0.2852730609380154	9.131598025180524e-07	1.1813527588888202e-08	1.7820199094310847e-07
37	AL	estado	1.4483758623317695	1.0815926921491716		116.34303259757148		0.22888439560948703	8.372363970869594e-07	1.306366356523435e-06	3.542108694567937e-07
38	AL	estado	1.383581739637493	0.9892179403615983		116.70116457720184		0.2618018108267119	1.6282069137190436e-06	7.967856354663489e-07	1.5464237227340587e-07
39	AL	estado	0.9450243675501309	0.6719523929293791		121.46572598201811		0.5162202085461081	1.2649156675663232e-06	2.147400147700578e-07	2.599703214105199e-07
40	AL	estado	1.4662999670209855	1.0312963634084908		119.40471545657307		0.23737002914459782	8.1341978409896e-07	1.6991183213414005e-06	1.7770046205174714e-08
41	AL	estado	1.7064860006225773	1.2418467182001474		120.98581861387825		0.15153222619515305	1.0782029060853344e-06	2.1775808504598177e-06	1.0299629577364973e-07
42	AL	estado	1.7720814101654054	1.214531531279628		120.92727842533321		0.15551470489464242	6.226225837657241e-07	8.784382150475244e-07	1.5850020638769032e-07
43	AL	estado	1.431131091807924	0.9647330993476129		118.50387626706404		0.24982562640387507	1.5568399006695151e-06	5.115658341713567e-07	1.8933644258918033e-07
44	AL	estado	1.4636471518302698	1.009001533545938		116.11790296196878		0.253657219216805	7.357116306696944e-07	4.5842834645807694e-07	2.4314856375367205e-07
45	AL	estado	1.3063560634314264	0.9616960600465133		117.23770841337254		0.28612170353141864	1.2392325100975861e-07	1.8662240459412386e-06	3.911246484416612e-07
46	AL	estado	1.3631073020385667	0.9772748759665488		119.57846306730843		0.27015956329024937	2.1319911540046576e-07	1.8793355224057506e-06	1.441666552600354e-07
47	AL	estado	1.2820737614459496	0.9127443871772226		119.73967655860692		0.3125365179583786	9.393536992067956e-07	1.1579945013604348e-06	3.636040916409235e-08
48	AL	estado	1.7914624970851745	1.0882603605699177		119.76757440283946		0.16149013610536425	1.7598643642059626e-06	7.156380137526414e-08	2.3352863986755972e-08
49	AL	estado	1.4694499390299975	0.9680047591227002		120.1342387516108		0.239688868518867	9.024110337009944e-07	7.358505637425624e-07	2.005108934917239e-07
50	AL	estado	1.452235810791791	1.0925527416432965		113.09861938745917		0.2300640245978956	8.980559596206734e-07	1.6177759877289195e-06	3.465899733041032e-07
51	AL	estado	1.2946087340476373	0.9116859101532966		121.15767866971999		0.2958219003261884	1.2226770985945774e-06	1.3199960190326344e-06	4.236360935449539e-08
52	AL	estado	1.65159945260518	1.1805115070491738		114.15845469658684		0.18369722934452676	8.983566226866406e-07	8.6776872423233e-07	2.662297416500062e-07
53	AL	estado	1.1170949078969996	0.8127646101112315		123.0513047273907		0.3739866594535552	1.3150613315850744e-06	1.1316120384889486e-06	7.575299822566286e-08
54	AL	estado	1.0252420803262718	0.8002111614819911		124.70892682944492		0.39447654942782223	4.089512089275924e-07	3.794582035701331e-07	1.2242771122467577e-06
55	AL	estado	1.3717514688207477	0.8951590156906065		118.77500616500218		0.29829142007941817	2.2222233593928202e-07	1.9593218346049884e-07	3.4840098466927333e-07
56	AL	estado	1.376365652710242	0.8982919072305507		120.36857481610514		0.2874816025992073	3.8148174296643465e-07	7.177891535415424e-07	2.1018404558425723e-07
57	AL	estado	1.256032611569116	0.844377575060221		120.4811020960197		0.3296096434229695	1.1660119555964182e-07	4.024960031472166e-07	4.879590014903961e-07
58	AL	estado	0.9164733525909767	0.7219975910397495		116.34539178510408		0.5125934494135529	5.844891491076935e-07	1.9229705750664965e-06	1.1660236055792277e-07
59	AL	estado	1.7615437976389272	1.2411675625890424		114.16945530868946		0.17034598923517885	2.396649298029078e-07	1.2167968166449252e-06	1.7159285138947865e-07
60	AL	estado	0.8657575385924097	0.6271653767472767		120.79658662440517		0.5662717065924973	6.687725413236268e-09	2.1921716947639928e-06	1.4863922756037523e-07
61	AL	estado	1.6488629280351625	1.2314934074763968		115.85556393584963		0.16060845294367382	1.5087269232861303e-06	1.942624095747489e-06	2.7803497012208046e-07
62	AL	estado	1.4222413658251967	0.9053937753157272		118.25919904847774		0.2864232280620614	1.0099357733273049e-06	2.7498131327603045e-07	7.224629444695126e-08
63	AL	estado	1.112511506696362	0.7960460822259989		119.44965386109754		0.37957354252036873	4.0011639816185293e-07	1.843391862983552e-06	2.7917591633288326e-07
64	AL	estado	1.1862102702415462	0.8303457990884904		118.21416819225219		0.3586977906338718	3.679330452039975e-08	1.7546638454530444e-06	1.7607959977783258e-07
65	AL	estado	1.2671976467780737	0.9269476607442191		117.71133385798028		0.3114903901508321	1.525839638203121e-06	7.212116871862069e-07	1.5456685746226688e-07
66	AL	estado	1.3907679428263893	0.9411005515461905		119.59524979339811		0.27785906970414237	9.0318980250901e-07	1.0981543809010957e-06	2.6377210557993958e-08
67	AL	estado	1.0572239980541336	0.6953965547081105		119.66694972548936		0.4654988240469427	1.196879834149896e-07	1.1212941892509235e-06	7.446214783095446e-08
68	AL	estado	1.181598257397141	0.9340940644033519		117.11076289028462		0.3146910507845185	1.0368727545555204e-06	1.3502163912407959e-06	7.134724152915668e-07
69	AL	estado	1.5746757827900624	1.0849686447268114		119.48772379275259		0.20326086426897805	3.0045757373417646e-07	1.600164522142895e-06	1.9286845012957902e-07
70	AL	estado	1.6250815374855272	1.0568705874038193		117.85497631813006		0.21842176428892995	6.221409704781201e-07	9.236167253629425e-07	1.398317776603167e-08
71	AL	estado	0.8790771509987815	0.6225898936216488		118.07037886216872		0.5669790103625121	2.4116479538939846e-07	1.5878656914929825e-06	2.9604031834850973e-07
72	AL	estado	1.1048609007565096	0.7068079933680396		118.28038080483083		0.44417069544111115	1.3836765989013142e-06	5.85107790519915e-08	4.9642612832799735e-08
73	AL	estado	1.4059251662226815	0.9937496691071307		119.35222699758133		0.26905190615313057	8.398690497789951e-07	8.781010240956072e-07	6.824654852481771e-08
74	AL	estado	1.7925383497116667	1.3572527571706616		116.29301013659307		0.13895533950238062	5.100337603631495e-07	2.2661511420390025e-06	1.600937073907347e-07
75	AL	estado	1.3598825608890854	0.8910419883049795		115.16699031336084		0.30777192543697607	1.06126396868522e-06	2.178846495169355e-07	1.7838420752575235e-07
76	AL	estado	1.0937962927622984	0.784029361567342		118.8184815495679		0.3815571904132949	1.5934009944060302e-08	1.3809646688796477e-06	8.215785737933043e-07
77	AL	estado	1.299894529612593	0.853111479424152		117.78335543961488		0.3374593510678626	2.639997960086929e-07	9.84582231856575e-07	9.497514602022692e-08
78	AL	estado	1.4261861316308755	1.028681886221108		119.35413737168803		0.24828011699668553	8.424219356374057e-07	1.870135770360999e-06	2.935799463322965e-09
79	AL	estado	1.4568215236262692	1.0983883780213786		115.93747584723708		0.23710531394427733	1.453052959234213e-06	4.870606720852484e-07	1.338794120167547e-07
80	AL	estado	0.9875577693599872	0.71022140095158		120.65592973800194		0.4558883889510441	1.178348137099931e-08	1.498820334740981e-06	5.940284645603776e-07
81	AL	estado	1.7485512573157165	1.2816730910015337		119.4213500793463		0.140308580370561	8.521635074658176e-07	9.532933475195441e-08	4.88988170271697e-07
82	AL	estado	1.7721363907275107	1.1264741909773164		118.60956101433047		0.1822105019359929	4.857577195807585e-07	4.533444172796522e-08	1.7734168848875988e-07
83	AL	estado	1.4577470648457325	0.9498997320813903		116.43565376177217		0.27656611941863907	4.12660593677032e-07	8.657862260776287e-07	7.922181523529015e-08
84	AL	estado	1.5780498772534017	1.1067455464161084		118.85492420837396		0.19757617137808417	2.459014863935614e-07	9.259164184522104e-07	4.0214463832156745e-07
85	AL	estado	1.2199087332396237	0.8716416925452232		115.82716502260841		0.3503590028845772	1.1986612440555174e-06	1.839200608167697e-08	3.199459323466244e-07
86	AL	estado	1.4436170104092345	1.0046801757226778		119.44891726942821		0.2687882733869498	2.516577253190747e-07	6.454090521545344e-07	1.6116985698491672e-07
87	AL	estado	1.2314195197093558	0.8510875614661527		120.74802799850859		0.3264728344461705	1.4412987513859547e-06	6.252127339419581e-07	1.6689976259652356e-07
88	AL	estado	1.2328502163184298	0.8721295197089372		119.54610529044757		0.3297063720861171	7.799402712673399e-07	1.3008299731671078e-06	1.4270232925369675e-07
89	AL	estado	0.9990079757129298	0.7159581123420348		120.91823526128636		0.47770613709001886	7.771900884651041e-07	9.810962517567177e-07	2.815819105483486e-08
90	AL	estado	1.385905556580035	0.9787010063860796		116.78311517614793		0.2781016557065106	8.499941901035832e-07	1.1455170803841009e-06	6.695113652112277e-08
91	AL	estado	1.844920332812098	1.143111091951983		119.23236945970484		0.13856569306647004	1.3008874959239268e-06	9.559853096812853e-07	1.893979753114593e-07
92	AL	estado	1.4418991704628141	0.9383304013365298		121.07629937490651		0.274772499063695	1.0277273982658769e-07	1.2625088024694144e-06	7.862315671893373e-09
93	AL	estado	0.8740606175668487	0.6256717401695074		118.64962211290758		0.569104922487106	9.00496628635032e-07	1.3332448224828846e-06	1.451547644729685e-07
94	AL	estado	1.745276003355413	1.308865841247758		120.38690102195464		0.13232577854981828	6.731044673390736e-07	1.2287804312208785e-06	4.966751255276138e-07
95	AL	estado	1.4275159117236103	0.9668357027050248		118.84009194010692		0.2631244641265833	3.438461524383308e-08	1.6432263188327742e-06	1.5081661230293523e-07
96	AL	estado	1.7281776801716178	1.146496445927692		118.22628736565858		0.1768580547657649	1.0205432483544384e-06	5.068448279440979e-08	1.7020377905509399e-07
97	AL	estado	1.3848744956062176	0.9741693046230032		116.70967013093518		0.26645101190434944	1.7901515317387481e-06	3.7828258222699887e-07	1.7874587359932107e-07
98	AL	estado	0.7607859307493026	0.5630552962892935		119.34432590078617		0.6986336244579315	6.590815815122142e-07	4.967820573055878e-07	5.816956215593697e-07
99	AL	estado	1.7036053856842261	1.24871597148448		119.39844791847639		0.15843318093069755	2.7066069057269743e-07	1.251828663270628e-06	3.1891534953113975e-07
100	AL	capital	1.9827481171780459	1.4136141010200605		120.86204574883186		0.06992010171003371	4.2991447545749215e-06	7.788991253216662e-08	1.7686127736186211e-06
101	AL	capital	1.2149479105852337	0.8284158199342456		118.58577513845037		0.30174817816571536	3.870600934526116e-06	7.3043657203116235e-06	2.029884212774353e-07
102	AL	capital	1.559963978091756	0.9113000379071267		119.38411271176415		0.20421824297638122	1.7178409991912408e-06	2.6875820727570057e-06	8.021802188845415e-07
103	AL	capital	1.607321867569773	0.9673170843337372		117.47442668282717		0.21143346142136438	6.030546482005029e-08	4.80494897561905e-07	1.0991045308064003e-06
104	AL	capital	1.8780244691276167	1.052373954788804		122.7621267413519		0.1409744126037803	2.5798917582631672e-06	4.6572069076450476e-07	1.1032988633878503e-07
105	AL	capital	1.5857001375536321	1.047530951286069		113.89595812244069		0.18627152941177866	8.849308486535314e-06	7.166278216874325e-07	2.7818836424452727e-07
106	AL	capital	1.785679060886049	0.9474229611667848		119.20661391690669		0.1644569068840473	2.8617865465345116e-07	3.8910701236409744e-06	3.6164880747752644e-07
107	AL	capital	0.9777553381434302	0.6050517592071945		123.44211091709812		0.45467327124777973	2.575796939863183e-06	1.0148721352424823e-06	1.6842029446379145e-06
108	AL	capital	1.8649222240044805	1.1866974588293202		119.28382311973164		0.09231167856782585	6.609963284692332e-06	7.953706717720853e-06	8.617442443017738e-07
109	AL	capital	1.3472852593932718	0.7854215377640626		120.2348563503531		0.26733055840340897	3.0080625649065863e-06	5.109340523513051e-06	2.8564383359188157e-07
110	AL	capital	1.2438189121878571	0.7209186499650552		119.65186190023262		0.31381619343403583	9.865911493025847e-07	4.828752696484202e-06	9.161687994837386e-07
111	AL	capital	1.7021634694788814	0.9311545748010456		119.20071954601418		0.16825283688222592	2.0216203637396043e-06	6.947844262511964e-06	4.882815119858336e-08
112	AL	capital	1.7328861711496253	1.0974401183065452		122.88071587941006		0.12477629869584897	5.561136055856473e-06	2.2659496202086545e-06	8.998796090825464e-07
113	AL	capital	1.3534831903948352	0.8131199411890475		120.71103765213746		0.27286515014296076	2.1110567740971506e-06	2.4012865677116757e-06	6.861240626461781e-07
114	AL	capital	1.0587871164660871	0.5997680052084033		118.31131938922708		0.4496135079999256	1.7121799951224656e-06	1.8653190595936968e-07	1.4717075451690165e-06
115	AL	capital	1.4185168914870714	0.8163941108488911		121.26420147813512		0.22584712778242574	2.9305810525632293e-06	2.5667036478646077e-06	1.5880578836703697e-06
116	AL	capital	1.4694121179768984	0.8209254833759716		119.82782597802438		0.25131015662829037	1.7555629313708415e-06	3.4903428773640754e-06	7.405009493961818e-08
117	AL	capital	1.8625078532088635	1.122963458574814		119.08062322331023		0.11658057717294396	5.045083450753488e-06	5.004325901077533e-06	1.1739315430258926e-07
118	AL	capital	1.2676823100737917	0.753879520022438		120.34395979115547		0.3229514541704647	2.1946463466930245e-06	1.8284244500635566e-06	4.186563392589702e-07
119	AL	capital	1.2880062168547424	0.7188522697505904		119.60612067481836		0.3257166650572139	4.025669717780852e-07	3.7558433390888985e-06	1.9500995300989513e-07
120	AL	capital	1.6318511943821203	0.9134495309352463		118.88224343385207		0.20455318797360827	2.915168795093242e-06	2.655509477977169e-07	3.808500538357836e-07
121	AL	capital	1.4761201872655672	0.9277644843446625		120.41419928214488		0.21042388267792375	3.461260174842515e-07	5.209129285693904e-06	1.2024081490501557e-06
122	AL	capital	1.7381293252188357	1.1051460448437427		118.29843853425285		0.13874582997340004	5.557560296586435e-06	4.4548377855514365e-06	4.4210629457142085e-07
123	AL	capital	0.9274086018903699	0.5906626666281731		119.35665474336511		0.5165697189878455	2.9076098652070475e-06	9.995240677051063e-07	1.2634947442541864e-06
124	AL	capital	1.3307593300982226	0.7665761884029725		120.55448771600186		0.3205705400637124	1.3934957954450688e-06	1.7316440630437737e-06	4.709626988002727e-08
125	AL	capital	1.7463488053848917	1.021962318734929		121.16157820641612		0.13581025627646112	3.699427704488774e-06	6.022173656528106e-06	5.696611777713378e-07
126	AL	capital	1.5492259350487456	0.8421364789391134		120.81542191396329		0.21536300086356644	2.246094806681472e-06	2.304993191985401e-06	4.623565004464357e-07
127	AL	capital	1.3578403150220781	0.8219184724705826		116.65861149165197		0.30233358994931026	6.538490629503937e-07	3.2445537749117777e-06	2.989316000169331e-07
128	AL	capital	1.1505584805722584	0.7478768519900242		116.71103988269488		0.3423226566524362	4.429175217680247e-06	2.7678571693115677e-07	2.4041434216186647e-06
129	AL	capital	1.2002488452951614	0.7520651343713772		112.57500495001574		0.36990452166129495	1.1098205204539028e-06	4.13106309727702e-06	5.011988600983685e-07
130	AL	capital	1.7825495705504475	1.1730930832829256		115.85444996647622		0.13330268078370885	1.1337557647997966e-06	2.037733619761755e-06	1.4190261328546577e-06
131	AL	capital	1.753907765748773	1.0353693107947806		120.61225327185484		0.14484867136795698	9.21331144377064e-07	3.549319258704867e-06	1.093142630938358e-06
132	AL	capital	1.1307288562029405	0.5604272542796143		119.17315495249262		0.45325075087687783	1.7448280729718648e-06	8.509446117364412e-07	1.5540528500656309e-07
133	AL	capital	0.9079903428820157	0.540126475787767		123.92493104054795		0.48908011740129426	3.036075405341446e-07	7.635473869086568e-06	9.66436868461932e-07
134	AL	capital	1.0842544197106596	0.6863504696042975		119.65281372880214		0.39953872146767866	3.093742453841698e-06	3.122562267001496e-06	3.1274044931291014e-07
135	AL	capital	1.7623910830297393	0.9916688011611088		122.41244116781822		0.15743737466618635	5.00173945355718e-07	5.324054787160595e-06	1.1256382455526445e-07
136	AL	capital	1.5430506925359038	0.9114402592852796		117.14992417625642		0.21460375432569612	2.7702032325077586e-06	1.6764880401107523e-06	8.098985393707874e-07
137	AL	capital	1.0464467804117	0.6053079192068104		119.92351762207983		0.44335120761725033	1.3811800235685985e-06	2.1440249691412084e-06	1.025847632446209e-06
138	AL	capital	1.4025536546437416	0.7261436291798439		121.98038162455433		0.26872624402218337	7.450276358128586e-07	5.064422985958584e-06	4.7269974681058625e-08
139	AL	capital	1.1994816084392113	0.7070092771194808		119.83219136589341		0.33687237666868297	5.5900448510601106e-06	7.902263197727174e-07	6.012616826682338e-07
140	AL	capital	1.803634848381957	1.0361137673044931		120.96302877203075		0.13106652411497552	5.160343314186152e-06	5.424004667863539e-06	7.766358625186197e-09
141	AL	capital	1.2468886840117241	0.6799854075351773		119.60510804525298		0.34432658620252676	2.5835029001495926e-06	4.306300760949558e-07	7.110620940110432e-07
142	AL	capital	1.4475904671668856	0.8366631542337659		119.9078867418613		0.2395927709793058	5.880621043099947e-07	6.02224149513261e-06	3.486325191832982e-07
143	AL	capital	1.9365714126794973	1.212507291247201		121.3526452506465		0.08345273617263826	3.2793538983955218e-06	6.949997099551336e-06	1.4696656345047606e-06
144	AL	capital	1.3392928011575664	0.7515542675303302		120.46601756357876		0.28203532189715397	2.9989146540306755e-06	3.3982520321601076e-06	2.9944453034908134e-07
145	AL	capital	1.5143381043896833	0.8324166879356081		119.1830629734703		0.22953355197836223	1.9178099740373004e-06	3.7912454927800586e-06	2.789739624409539e-07
146	AL	capital	1.0170983014627064	0.5650961741096473		120.03421276699761		0.46935185647810895	1.300761392668901e-07	2.1409037782459395e-06	1.4324299057471563e-06
147	AL	capital	1.1300125712942393	0.7007490025701656		122.50816772438282		0.3435508708297198	5.285428024940613e-06	4.5685502151412276e-07	1.5284678487398328e-06
148	AL	capital	1.466475803104359	0.8734113636414077		121.06184897237715		0.2245916381081304	1.4021199254855947e-06	4.518579182091389e-06	6.48218714276646e-07
149	AL	capital	1.557286749372948	0.8728133853026783		122.59080369169611		0.1858465500790092	3.9017341636042926e-06	4.192501429552138e-06	5.061590240297147e-07
150	AL	capital	1.5120403109278722	0.9654271428461911		119.9666761520879		0.19566700180792623	7.458599297577401e-06	1.7200972220210476e-06	2.946184604167556e-07
151	AL	capital	1.1622953840867691	0.6592507776216419		122.53049915149353		0.35421864552321136	6.180914856799446e-06	9.007563401187679e-07	1.0819693955854633e-07
152	AL	capital	1.555163466567272	0.8615075220802301		121.1659583751871		0.20811057489331694	7.340360236869283e-07	2.0176625032147104e-06	9.021408403900851e-07
153	AL	capital	1.8668959745553348	0.9879836680659486		120.7024099409941		0.14216630301263833	1.0337528048258068e-06	1.5189956948413636e-06	5.960805837613031e-07
154	AL	capital	1.6647093775632436	0.9273951706731047		121.66625790939577		0.17084782967907275	4.1104321349109335e-06	4.533378869223086e-06	1.3728220697193767e-07
155	AL	capital	1.0086125399662338	0.6494888136749015		120.66073822721009		0.4152011692291904	2.4983138438916426e-07	3.5677228351584363e-06	2.788091890244992e-06
156	AL	capital	1.1836120994135386	0.6353894125441528		120.2593313688275		0.3782712148598105	9.402582202673714e-07	1.90981307467267e-07	1.3205545681680861e-06
157	AL	capital	1.8325040189472384	1.062738566977132		121.1667342424745		0.13065898271271148	2.1360344598111536e-07	6.199690951926814e-06	6.158654069227211e-07
158	AL	capital	1.1509113748402027	0.6677655143111311		120.83737982442534		0.3792207284456717	7.430137525334743e-07	4.540472463885667e-06	3.678188763144131e-08
159	AL	capital	1.0889653616632453	0.5752652394914366		120.53616240755233		0.4365923772622884	1.8790375499273468e-08	1.8377314757439305e-06	1.0027928131635807e-06
160	AL	capital	1.4417595447719624	0.7888395388198839		120.38850154910646		0.25274948971547245	1.934911175792199e-06	1.515558011450501e-06	6.677468693416923e-07
161	AL	capital	1.5738776925355071	0.9663691645674145		120.51936105765535		0.18808211526985705	1.2981268379760252e-06	3.5778356845031644e-06	9.422202197306928e-07
162	AL	capital	1.746129720725917	1.2109011966968029		119.52887972471348		0.11476110204094236	2.685074770147392e-07	1.8450175658033263e-06	2.562648419080383e-06
163	AL	capital	1.0860269783049308	0.6623953082637721		117.46408246430998		0.39589032080145153	3.029994549813813e-08	2.614034457993464e-06	2.4102933283663426e-06
164	AL	capital	1.2136642944048548	0.6843973067360997		118.26909247075398		0.37269421124183055	1.2535229761043225e-06	1.7636620451686112e-06	4.769472249863547e-07
165	AL	capital	1.8613849397908986	1.2307435088875849		118.95747578448501		0.10200308075774679	4.536917145878177e-06	3.112699988701499e-06	1.0945516531616898e-06
166	AL	capital	1.3236177214732014	0.735328005122198		121.85030920070233		0.292548040658293	8.098030902916574e-07	2.1036933322257993e-06	8.818687053528073e-07
167	AL	capital	1.4942297766167356	0.9074257134039999		120.49865853961468		0.21059998812520955	2.9961533767476333e-06	3.356499309796393e-06	6.101116739523316e-07
168	AL	capital	1.8591693261879452	1.042542882715566		119.30767799206342		0.1301980914643466	3.4811084729857497e-06	2.7807096988525456e-06	4.2161930177847404e-07
169	AL	capital	1.674126546362992	0.9856376144034389		120.39353965482498		0.16193522987970546	4.721931600751179e-06	2.451758416354764e-06	4.551917113780092e-07
170	AL	capital	1.3773067844415627	0.7372023837930621		121.49802263158085		0.26759113836718107	3.051657907470849e-06	3.5803274734658926e-06	2.93909531751689e-07
171	AL	capital	1.4636595854454728	0.7975207022145354		118.69009583917718		0.28966859715803595	1.5464453444908995e-06	1.9023943539216334e-07	2.972373233640021e-07
172	AL	capital	1.0689211426203606	0.643604424246728		120.74106540177772		0.41073956414696566	1.7989160655990162e-06	3.527140206553212e-06	6.629915489502982e-07
173	AL	capital	1.5205672791575235	0.8461927579499335		118.22671180786912		0.2633292193651261	1.0781479836366113e-06	2.1065607249707486e-06	1.5844076234450386e-10
174	AL	capital	1.3415374991474804	0.8415199674623888		115.8575890559194		0.28055664089168814	2.8259367391269964e-06	1.8029859473798522e-06	1.0811322901125687e-06
175	AL	capital	0.8791049746539481	0.5197123153614756		118.90729998456123		0.5909042326777029	2.474658721400096e-06	1.6121203239384798e-06	5.080681992777978e-07
176	AL	capital	1.0781706667035167	0.6801180601810318		117.86906634536005		0.4077016455464714	5.876190685102567e-06	1.5564989348186717e-08	7.544813386142564e-07
177	AL	capital	1.6464147342165705	0.9727287169443198		120.17301121354225		0.18054617907449583	4.27761927157326e-06	1.0442007994237479e-06	3.206879297459225e-07
178	AL	capital	1.5281030001852924	0.8366560169156161		119.82300457107635		0.22760474445046658	2.880915876249127e-06	5.232713233997347e-07	5.681006225832175e-07
179	AL	capital	1.546256864044279	0.9703625096703371		120.90690925134439		0.18458779428170255	2.595507607542962e-06	2.4649011663564527e-06	1.343508626947782e-06
180	AL	capital	1.3709327865367564	0.7577607917837044		118.15776396795634		0.2879637253672433	1.633036621008005e-06	8.913921163536677e-07	9.04416536973877e-07
181	AL	capital	1.4347465390160237	0.8024343221128392		121.8619767788406		0.25138090817382897	2.820172226217355e-06	1.234484851024429e-06	4.7638015537822934e-07
182	AL	capital	1.1639284983989497	0.6111171706405102		120.90932495929279		0.3973307116173439	2.8785871512500614e-06	1.269157816641748e-06	1.855467862644465e-08
183	AL	capital	1.2506727726358624	0.6499194820674526		121.482700217401		0.3566271367725762	9.272582411727668e-07	2.228461220446668e-06	1.811778389919818e-07
184	AL	capital	1.4919892116331241	0.7828502257531085		121.08795050119524		0.23456404990960858	3.2290352779815247e-06	3.0376424003879644e-06	5.05969262295011e-08
185	AL	capital	1.1714492799903458	0.6164897875879258		121.09561303790409		0.38649934942604924	6.735162431906766e-07	1.9001734396191073e-06	5.926002729478072e-07
186	AL	capital	1.2234595445930194	0.724133135821588		120.44271990159332		0.31494341745403387	6.143031640369898e-06	8.774469852663003e-07	6.622128284492287e-07
187	AL	capital	1.6745356162460467	1.0148503644681115		119.54815181768845		0.16332443774934344	2.959767465325187e-06	4.5725573254429764e-07	1.0579479972970458e-06
188	AL	capital	1.1037625109009104	0.6276556827642725		119.9767134263031		0.4001264594774811	4.5818546019862836e-06	2.6357903210449713e-06	2.844359257804849e-08
189	AL	capital	1.3872575977057604	0.9227185862589924		118.75536214935444		0.2389650512014826	9.818326648274635e-08	1.763684193086711e-06	2.1662198407525274e-06
190	AL	capital	0.979861949252903	0.6398611197235987		111.89165769290518		0.502820103675151	2.8553040273825475e-06	3.963968090927641e-06	4.5827881654933574e-08
191	AL	capital	1.18583238436386	0.6657424269711973		120.7974164129902		0.35250557972905555	3.954011811692569e-06	3.1956891756280266e-06	4.023888587887162e-08
192	AL	capital	1.5869725127621428	0.7983992703615074		121.18342669464202		0.22616497646320982	2.06014017489389e-06	2.0609069587568926e-06	5.55035494433165e-08
193	AL	capital	1.128929566977887	0.6221032974644527		122.37100172346422		0.37616973560661904	3.681145334023736e-06	1.936000182136262e-06	4.930568351748401e-07
194	AL	capital	1.1067256956196427	0.5788350912987846		120.99670659261398		0.4449448208401536	7.381523191631618e-07	2.0787635312879864e-06	1.0456614785379035e-07
195	AL	capital	1.3930753876611106	0.8076082747247746		120.79030367605674		0.2552329194214523	4.522376831935904e-06	8.335080628854132e-08	7.973963342720499e-07
196	AL	capital	0.9354850958142162	0.5463369630327766		121.20285671043746		0.48554529350146586	1.7797300395490454e-07	4.179584549136662e-06	2.1209989016458845e-06
197	AL	capital	1.2586830561846791	0.678784716912649		121.37141050957197		0.36228347461156163	1.5345334941428623e-06	1.5050748263355975e-07	4.708837517062663e-07
198	AL	capital	1.9790570746813259	1.0135353379948369		121.01412247950606		0.11642525943127324	9.270656887715059e-07	2.5152970432676944e-06	5.256937588500072e-07
199	AL	capital	1.005744005993975	0.615309251618001		118.86003872912381		0.46987226267860144	4.027120554212814e-06	1.1568762793338647e-06	4.261427095598679e-07
200	AL	interior	1.087768994349261	1.25685090694879		139.95191694686451		0.3700404378370828	6.425051207441368e-07	1.0191557403095241e-06	1.8137419049131494e-06
201	AL	interior	0.644223024396623	0.8329499624795684		102.86257601095049		0.6228140183677264	1.1332346552103622e-06	2.5064757378933606e-06	2.3953277209924794e-06
202	AL	interior	1.3614150073012667	1.2406922717521864		113.99523446956461		0.30898756553757706	1.3508714104817008e-06	1.1507396570879824e-06	2.3170554858778332e-07
203	AL	interior	1.08437371258803	1.027216211453861		119.84153148002599		0.4200097256465146	1.8442456909950437e-06	1.8837704118146411e-06	1.756379205594987e-07
204	AL	interior	1.183127694969426	1.5458455950359724		139.72064879154468		0.2989905557793888	1.1575229877399925e-06	1.2409163158399245e-06	2.025788917472522e-06
205	AL	interior	0.9584142022941377	1.3119469518524125		140.21906987730657		0.4801579507630667	2.775500208559175e-06	1.2113202899047133e-06	4.423072591490064e-07
206	AL	interior	0.8993682776934999	1.3424997777902816		140.2095223016783		0.5201327580687786	5.102872294797859e-07	2.2273740163103645e-06	1.1083915513334788e-06
207	AL	interior	0.9244833649021083	1.4564602076963733		140.798140661852		0.4962975239756929	2.1741237912095717e-06	1.7894591573698188e-06	7.579952032102717e-07
208	AL	interior	1.2003556526395192	1.7247456869337086		141.02367752418684		0.3208905522623879	1.4268133954314367e-06	1.4892139689500156e-06	1.0117384299843208e-06
209	AL	interior	1.073795652619356	1.35783126338817		141.29871243726706		0.3834725306108635	2.3775873191753953e-06	2.8174128450751367e-06	5.128747803574659e-07
210	AL	interior	1.052307967641359	1.9654405480758586		141.07687674811822		0.39216423449301596	1.793968370095335e-06	1.3554925545762014e-06	1.3503284663780974e-06
211	AL	interior	1.11964053290644	1.529511656186408		140.11901559693914		0.3602764353240133	2.448948032689093e-06	1.1001018923467884e-06	8.835077717576689e-07
212	AL	interior	1.0285562511321076	1.2987092147308765		140.96981442745198		0.4390251127769277	7.919538441007453e-07	2.4170422945189663e-06	3.80843635446891e-07
213	AL	interior	1.1330873466034652	1.80287428655		140.26746330118908		0.35467769703901997	5.151352629023457e-07	1.809705620070205e-06	1.1696114058943702e-06
214	AL	interior	1.0861985988256042	1.5529246759680486		139.68593760748277		0.3869467154757812	7.269076571505007e-07	1.434070873688725e-06	1.1457340708413083e-06
215	AL	interior	1.1087891547551363	1.5643566351616		139.84747895093358		0.36690088018584344	2.0613090639747897e-06	1.6716044543392183e-06	6.86943134818768e-07
216	AL	interior	0.8612828321875032	1.8004759280334315		140.4549988208986		0.5037713174205094	4.04612075620923e-07	3.104683418404976e-06	2.3859063427953803e-06
217	AL	interior	1.217749782735325	1.7581334933003407		140.37418056588848		0.3103445378729895	1.7456691346876744e-06	2.9983988065572038e-06	4.2384337872178694e-07
218	AL	interior	1.149311383189243	1.7762361200746466		140.83293183209625		0.3263203293587686	2.0289273597444496e-06	2.7126959335490284e-06	1.0591739412747129e-06
219	AL	interior	0.8872112296242841	0.9901449790831044		139.98051547836388		0.5172723018027153	2.0695601827678716e-06	2.507495647283221e-06	9.0598429934458e-07
220	AL	interior	1.122764300368212	1.4978251437831132		139.8954178119461		0.35808090488401756	5.824908959889373e-07	1.7118767264212512e-06	1.2736970283417524e-06
221	AL	interior	0.9135116952933352	1.43548481138439		140.5597451677703		0.4890401654445427	2.6799207684013995e-06	1.959357941723503e-06	9.478180162466812e-07
222	AL	interior	0.9289349367637585	0.7971042707780301		118.13209852237024		0.5951354523275729	7.422364933721681e-07	2.370103212055178e-07	9.008427660989858e-07
223	AL	interior	1.046275165738967	1.824728374913786		141.10190261377346		0.3987038381962888	1.0651636161036497e-06	2.35255551221392e-06	1.0539760355298458e-06
224	AL	interior	1.3822849197342406	1.313614871693392		136.0784269228297		0.2540776187152075	4.895437145017261e-07	2.875623052710637e-06	5.576271210486747e-07
225	AL	interior	1.1604215894714354	1.0906774982330434		126.22773477100039		0.3571756209975482	1.6459607998425079e-06	1.6716609855623291e-06	6.054554757842165e-07
226	AL	interior	0.9968123242361889	1.8814988424916725		141.074778669566		0.43869711311760573	1.727069471036756e-06	1.2839566754300005e-06	9.512444660184044e-07
227	AL	interior	1.1906702733982724	1.6429189130134338		97.94600319826915		0.17061473286608086	2.1066439586617067e-06	9.482022463975909e-07	1.7743509100310526e-06
228	AL	interior	0.7456608653387681	1.1099748817140251		98.01224268126889		0.40376036652476666	5.350556329310681e-07	2.166950525029536e-06	2.3132690854488376e-06
229	AL	interior	1.2369978089296212	1.1818431172136763		119.22151967103112		0.3314877817223944	5.433667702143757e-07	1.960913878705436e-06	5.438988613244438e-07
230	AL	interior	0.6045236520042778	1.0948963340028992		94.16312468944274		0.4091866725953928	3.941841370176175e-10	2.586427368349793e-06	2.7692608178410033e-06
231	AL	interior	1.0040263493023387	1.4089440673276326		140.66091713506287		0.43524637846121633	2.4219373596186806e-06	2.047197946654077e-06	4.937628766873531e-07
232	AL	interior	0.9795615107307671	1.734475677513378		140.41495696532246		0.43752497238059324	1.1469692292999092e-07	1.7100581254526768e-06	1.791651643058136e-06
233	AL	interior	0.7896006192808234	1.830109009752776		141.13786205438097		0.5992834641793252	3.624590925801741e-08	2.807717860378641e-06	2.118495852780793e-06
234	AL	interior	0.881787697813695	1.103527042425746		139.00823808326967		0.535946403915641	4.7178482968870703e-07	2.2368344274497944e-06	1.0936306509606891e-06
235	AL	interior	1.1072762478911973	1.7680718224701735		140.53833730661879		0.33737129819002437	3.0845816672269885e-06	1.898259405173121e-06	1.3666447828800691e-06
236	AL	interior	1.3206443913070676	1.7142861635028719		139.5229669808626		0.2761168634542419	1.7259020780578388e-06	2.354843303852483e-06	4.339322110964634e-07
237	AL	interior	1.408599305478698	1.7224502482115935		139.01006543418623		0.2368745722739622	2.506469373417955e-06	1.8594247588140255e-06	3.7385422788241437e-07
238	AL	interior	1.4722291154039875	1.2910414361072438		122.17771505797818		0.2549066020353382	1.6343905609745538e-08	1.2074961269566183e-06	7.339867467678537e-07
239	AL	interior	0.9756449091541043	1.3711169104030607		139.06779551679892		0.4369329913810927	3.29180102662859e-07	3.158410069549532e-06	1.4057966462336734e-06
240	AL	interior	0.7330827864155619	0.9321174464662516		140.00857917738907		0.6867247523710124	1.264756492624956e-06	2.3329752979061614e-06	1.218703959307121e-06
241	AL	interior	1.6455202184319921	1.500711317495786		121.9238761708655		0.20276705617498167	2.5118199885951257e-06	9.986569228545534e-08	1.7293588664444598e-07
242	AL	interior	0.7867902349948228	1.134536124076751		100.64393935932709		0.3803401505320185	1.2558964509410923e-06	5.5884599212926e-07	3.359771246375249e-06
243	AL	interior	0.9099610510335364	1.6341628723545998		140.6858286147415		0.5079875796997486	2.3924312980083754e-06	1.2809026280151243e-06	8.881233606469964e-07
244	AL	interior	1.1341039106758146	1.8703557455805215		100.57884608424985		0.11494518858226593	1.933360176481715e-06	2.447102327733241e-06	3.2786039466120804e-06
245	AL	interior	0.45729527696790073	1.09675116456134		93.18131729157415		0.4030217824597087	1.5836951065933807e-06	3.869163971140081e-06	3.0780897056533314e-06
246	AL	interior	0.722960669159395	0.8958861097864433		139.20896432589652		0.6931350949845699	1.1038153948298213e-06	1.2983364360470903e-06	2.1477074141783714e-06
247	AL	interior	0.7938520379430826	1.3266836415078733		141.08403815049542		0.6723439465619819	1.9910494709254777e-06	1.117850547132934e-06	1.210811448006115e-07
248	AL	interior	1.315333505106883	1.1914097534566919		115.87785481634		0.3207147255541089	1.6760499838333856e-06	9.400239116195618e-07	3.1595202927357086e-07
249	AL	interior	1.0722270265005032	1.523925994521865		98.41685772730075		0.21062197750753933	1.2653823602083766e-06	4.224927053107814e-06	1.5492803251259036e-06
250	AL	interior	1.2735695211215057	1.9057965101277023		140.44440936200698		0.2878135540424649	1.1539095319740943e-06	2.1286128630188236e-06	7.448191202614569e-07
251	AL	interior	0.38608869493555165	1.6880043859688896		90.3506905065215		0.16697941148367865	4.7623883809117235e-07	3.48146165707824e-06	2.5583660876572944e-06
252	AL	interior	1.3292524355686441	1.5865290815465856		139.11264158946648		0.2801130813296722	2.6573854719322602e-06	1.5264018118325733e-06	7.953083868591235e-08
253	AL	interior	1.3631225408336078	1.9510445110657608		140.27511227158544		0.24564930450825737	1.1391490904778695e-06	9.769781834615538e-07	1.0378049447096884e-06
254	AL	interior	0.8718690295249754	0.8377387297748727		119.02756381425861		0.5729338356821692	2.7626207883083704e-06	4.948482310109377e-07	7.560720510682908e-07
255	AL	interior	0.8732187833998504	1.347209141670091		140.1284302761956		0.5404105420129562	4.3160626020752145e-07	1.663337628976476e-06	1.4909357625972195e-06
256	AL	interior	1.1498917709974346	1.9535393215384744		141.07415979187445		0.32784053060008544	1.949893139010764e-06	3.882049788725313e-06	5.902348883983687e-07
257	AL	interior	1.1429341269595399	1.868300175066669		140.66857981139165		0.33726879485053785	1.6686102744982875e-06	4.5074186808656843e-07	1.7160310001979384e-06
258	AL	interior	1.5052453567783841	1.3135276181591067		118.58024110730761		0.24421108617170548	2.4095422552863904e-06	1.8992150944169002e-06	6.686563710005907e-08
259	AL	interior	0.96925579785673	1.4493273258474861		140.42418797044158		0.46198873259294365	3.2044750757555287e-06	2.018302082179203e-06	3.1549484227865384e-07
260	AL	interior	1.6847609879015313	1.9884691875297904		141.46169387675707		0.16258611314329163	1.7714520643952614e-06	2.066216569478909e-06	3.5051379052741435e-07
261	AL	interior	1.173355305053726	1.1290996816358965		125.99731599415688		0.3478222562450038	4.097654142634285e-07	1.2469984782000335e-06	1.2239806520023143e-06
262	AL	interior	0.9698220085817644	1.9668622815317818		140.7063631276695		0.4387297218482288	1.2417310053978595e-06	3.276115062340905e-06	1.116480975635873e-06
263	AL	interior	1.1225061139536854	1.5229078065092942		139.74454537833893		0.3509147147157292	1.7124700898950135e-06	1.0492193407649507e-06	1.3461520699066264e-06
264	AL	interior	1.201699243699102	1.4079983526211044		138.5189075878867		0.3128268904086977	1.0332222698093077e-06	3.661601973289342e-06	6.676259372165062e-07
265	AL	interior	1.057488092881777	1.2508367372054443		140.84176744042094		0.3956126553549593	1.756278800711058e-06	3.7469604309073236e-06	2.2544896974368017e-07
266	AL	interior	1.1290094395861794	1.0061029313466578		115.36013495538198		0.4250152323861236	1.9939567606593437e-06	1.1514626824412854e-06	8.980331896592497e-08
267	AL	interior	1.6110688464559146	1.54738758069604		117.21770977429343		0.1851647491534905	2.345999413692665e-06	2.355757411991475e-07	6.129428295640319e-07
268	AL	interior	1.284763522159548	1.6503639921490463		139.8765289710256		0.29400005562841464	2.302466227128847e-06	3.141108414059591e-07	6.302501820649882e-07
269	AL	interior	0.9957449313490898	1.3743369956037856		139.57667512568932		0.4426178670787162	2.1286770308379332e-06	1.3119831681528941e-06	7.904552620200256e-07
270	AL	interior	1.0740867553861604	1.3429354109309437		139.36331185005204		0.4074929814827716	2.116200948198001e-06	1.837757783417676e-06	1.9609375412263906e-07
271	AL	interior	0.9034456931710715	1.0184252796265332		139.76953226181448		0.5101805519653053	2.7857374889103405e-06	6.710553625463641e-07	1.1002673880962114e-06
272	AL	interior	1.4414714503851636	1.6669540519982222		138.97110257140875		0.22535207898349083	2.638487541213446e-06	2.7229836057683984e-06	9.849528884838465e-08
273	AL	interior	1.0998978458316067	1.8081084495876951		140.7433586359016		0.3590682149902143	4.241738599540847e-06	1.487010579353357e-06	5.366259432149861e-07
274	AL	interior	1.0194808141659852	1.392817961115774		140.3529097896524		0.4149294648172076	2.747734419798265e-06	1.0580996830248506e-06	1.1090911018321452e-06
275	AL	interior	0.9381599635144852	1.6982326984779397		140.7203477328779		0.47764597585151575	1.8013289579042113e-07	7.29012972042002e-07	2.217321288930135e-06
276	AL	interior	0.7671494437256494	1.9120742295536202		141.14520671569326		0.6333427299271708	7.739886335924185e-07	2.72774405529385e-06	1.2273164252664773e-06
277	AL	interior	1.2161723438164365	1.7677585144360193		140.5496371311115		0.2945129127619665	1.1053643574149337e-06	2.2773100508701307e-06	1.2808204288972515e-06
278	AL	interior	0.9297694848544402	1.2266182804120471		99.43623198591298		0.3213307333553258	2.1062602153611129e-07	3.217697497200944e-06	2.0449883399077017e-06
279	AL	interior	1.149226416956938	1.980128980370807		140.86036178706445		0.34406943757017533	1.5588611685177438e-06	2.9379024938549086e-06	5.231899631463988e-07
280	AL	interior	0.9892504813733901	1.4249794892854004		139.93163187192488		0.4434549345130824	1.3906806061490404e-07	1.0936676461958782e-06	1.7803714822044437e-06
281	AL	interior	0.7863977133267692	1.4079182450836625		140.33064602515225		0.6173278244130854	1.7905232511110477e-06	6.662424031531409e-07	1.8871704064186453e-06
282	AL	interior	0.9153771852609127	1.383750920649388		139.37133752848894		0.4936698041078808	1.6926719302605867e-07	3.0333108525355864e-06	1.1049345365104775e-06
283	AL	interior	0.9780655144695907	1.828193402594484		140.79688035820251		0.4404181472140163	1.8421753952453926e-06	1.6285302475730234e-06	1.2126039626127007e-06
284	AL	interior	1.3688680243893672	1.559830792727801		133.12311051469425		0.24177197866358546	2.142334892561704e-06	2.3895670781016848e-06	5.884273453464718e-07
285	AL	interior	0.8475438308724255	0.9347068691183483		131.72045810762287		0.5435510155901336	1.6730127392884398e-06	7.467393606235192e-07	2.0758559181555515e-06
286	AL	interior	1.261017224361648	1.7865336076037397		139.66755889631474		0.2882715886323474	8.45200036763723e-07	8.179506030193262e-07	1.3805806493654282e-06
287	AL	interior	1.0486647518530785	1.5467414401218065		140.691309599108		0.39974475523260355	1.5263552149795016e-06	1.8414912503888484e-06	1.1283871268619947e-06
288	AL	interior	1.139145663243658	1.2395683528889674		132.11899765093196		0.3503109644459645	1.464986227663722e-08	2.0235071802844413e-06	1.2384896848094039e-06
289	AL	interior	0.8368850733301604	1.1956203255741025		101.39254883705445		0.3349577413905047	9.080287460500551e-07	3.0415820680630637e-06	3.5960824992722007e-06
290	AL	interior	1.3239620498286664	1.919985230034468		140.64413083201958		0.2701592740414644	1.2278804355229499e-06	2.215098006453108e-06	5.889482630498002e-07
291	AL	interior	1.420395741125243	1.2966364161150885		119.27235822588386		0.2761915569921726	1.296683972448947e-06	1.3883130477093985e-06	2.716536527415069e-07
292	AL	interior	0.9048859921301099	1.1193827896097857		139.9389443640285		0.5158787586185946	7.796537977715135e-07	2.8544133070495424e-06	7.602455015892297e-07
293	AL	interior	1.1813577049764168	1.706228716506486		140.02743509633018		0.31825035315068684	8.3580870900859e-07	8.337328143039664e-07	1.6030148647664071e-06
294	AL	interior	1.2740760718225412	1.6378588180666982		138.95455099489755		0.2727531374316229	1.2966372467789605e-06	4.791153046317746e-07	1.5424831108250349e-06
295	AL	interior	1.14791209181382	1.813682159625646		140.11274507198297		0.361106035884999	2.281206296083481e-06	4.6632317279818787e-07	5.824136741655153e-07
296	AL	interior	1.2377472879429492	1.6061022057655587		139.04546804738862		0.28695069302653775	1.3153701916866796e-06	1.4878072842965055e-06	1.4227062489551012e-06
297	AL	interior	1.421089274022898	1.9530518482487242		140.6002371965404		0.2228016735652379	2.972816043272213e-06	2.271327005634933e-06	4.558706899873321e-07
298	AL	interior	0.7163515413707181	0.9444116055256212		102.22621201802768		0.5190669116243369	2.47616245609962e-06	3.955192816202348e-06	8.859973991168135e-07
299	AL	interior	0.9640269075520481	1.2065497738566855		140.69108110132603		0.45720227955278614	4.5318799921282925e-07	2.2504562102856763e-07	2.301617891672616e-06
