## Supplementary material for "Assessing the nationwide impact of COVID-19 mitigation policies on the transmission rate of SARS-CoV-2 in Brazil": seiir_fits_boots_AM.csv

	state	type	beta0	beta1	beta2	tcut0	tcut1	delta	e0	ia0	is0
0	AM	estado	1.2193337203013503	0.6327005473977089		98.91999495950355		0.5956877780863813	7.715495040264538e-07	1.5431897704370962e-06	1.7568352105210007e-06
1	AM	estado	1.5294283980345276	0.827605108968497		97.31512984861979		0.4039882837699117	9.948025162521253e-07	2.1265802408332644e-06	1.7397397380799324e-06
2	AM	estado	1.844132463858943	0.9020190750775838		96.65744427117711		0.3432681185896969	1.4055820504441276e-06	1.4855659995030446e-06	8.87277681825655e-07
3	AM	estado	1.6966721271450893	0.8187016696803769		94.73410009289383		0.4079735046753441	2.8037902554493646e-08	1.125725777005026e-06	1.7776842997065498e-06
4	AM	estado	1.9470373690887601	0.7544516928043951		89.03538046464853		0.47436291084835164	1.4584153843858536e-06	2.642307888408486e-07	1.3763477784984284e-06
5	AM	estado	1.596376214219098	0.8054776965137972		97.16304676484353		0.41443406543563044	1.0867988400601583e-07	1.6574189804652e-06	1.5755910794396384e-06
6	AM	estado	1.5800985190532768	0.7840445564981582		96.72605474712526		0.43428276888387024	1.543312411387784e-07	1.9147228125258247e-06	1.3406027879351781e-06
7	AM	estado	1.712942591185958	0.8869826583223025		97.00905287544921		0.3530948935128127	1.1207154955054048e-06	1.6142132070285745e-06	1.5053326487895332e-06
8	AM	estado	1.9003911278624779	0.9119138850787736		95.16300873628555		0.3385619459192746	7.921525007802071e-07	1.530407751784408e-06	1.1332147419472418e-06
9	AM	estado	1.6918867525572994	0.8772648186737315		97.68551072265718		0.36100441292982977	9.435418559003802e-07	1.2732507035121821e-06	1.4706859621803819e-06
10	AM	estado	1.646082071222387	0.7916071352103135		95.8698950756077		0.4283161302594969	1.0275284427556973e-06	1.4286270829627423e-06	1.1500352505543985e-06
11	AM	estado	1.5875206163053723	0.7861290726912484		97.32903497723615		0.4343390584481146	1.1205303208002394e-06	1.5426272391191584e-06	9.684655340775127e-07
12	AM	estado	1.8143126801906473	0.8461539806722951		93.76671632230108		0.3875082834273469	2.7378873205063904e-07	1.9953327343683566e-06	1.207525653549295e-06
13	AM	estado	1.5924369667622997	0.7682004575412127		97.48301203635278		0.4383597065867615	9.879237498012033e-07	8.171866485024838e-07	1.319753039762016e-06
14	AM	estado	1.4585302116123027	0.725058606201489		96.86313199948587		0.4940446053471466	3.294574349937946e-07	1.3708627267259667e-06	1.5331283254935213e-06
15	AM	estado	1.3730977173831693	0.7091779300777136		97.87386375121385		0.5119070212948729	1.0696333642368893e-06	8.400759290917673e-07	1.7463948918722662e-06
16	AM	estado	1.4553567296480088	0.7209272469360016		97.32868501094288		0.49857041811281644	8.167611332658727e-07	1.4189524967481287e-06	1.1444796570483565e-06
17	AM	estado	1.3063643710888209	0.659923186676901		96.95355636726455		0.5732806843411029	5.462462227385393e-07	1.0852816942757944e-06	1.8037545211503603e-06
18	AM	estado	1.8837100805431148	0.9640298638368996		97.56714452035116		0.29109993420291375	1.013442164625214e-06	8.985264974547078e-07	1.7931177199819806e-06
19	AM	estado	1.4759246576853084	0.6812008741556685		92.99982424342987		0.5522376212780649	1.2031541236092997e-06	1.394864860008837e-06	1.400773546361624e-06
20	AM	estado	1.1998488036317487	0.5758742736977845		96.1934375676173		0.6907838925597367	8.655534942060032e-08	2.0552934483821787e-06	1.2512522499829712e-06
21	AM	estado	1.7285939031261544	0.7502248090820632		92.9320283141513		0.47947048935253167	1.3597896222580707e-06	1.4127926344356792e-06	5.714422791577918e-07
22	AM	estado	1.5600066824269625	0.8069646286389089		97.9993453270027		0.4138933638562443	2.0637400018864183e-07	1.6712743730835624e-06	1.604300085817553e-06
23	AM	estado	1.3955041238222907	0.7482699519921109		99.03498099947777		0.46562826655437267	1.7558864758358804e-06	2.2942347956381784e-06	1.2648140167230745e-06
24	AM	estado	1.6858714837145845	0.8807905000023944		96.689851062478		0.36437539242138905	1.7275162223912375e-06	9.584845381832527e-07	1.5149537161345454e-06
25	AM	estado	1.6433334893357825	0.8312542861023138		94.89467955502539		0.3995001694179823	1.268226578792385e-06	1.3935063933642164e-06	1.8322419651905778e-06
26	AM	estado	1.5442408783054749	0.8688073642749483		99.96673645095213		0.3639325144947862	1.5647038905815683e-06	1.6659511056693417e-06	1.909652119740984e-06
27	AM	estado	1.4345349570586972	0.7340127344191264		96.93080713740348		0.48309370773894694	1.1060230177827957e-06	1.4049927921754684e-06	1.7174776819027437e-06
28	AM	estado	1.2445607066698774	0.6525635601187576		98.74292419288251		0.568896023785417	1.53187975557297e-06	1.8939065445744336e-06	1.521504470583735e-06
29	AM	estado	1.7200889746689247	0.9189442477237787		99.02273370281831		0.32625291971170045	6.475132955676783e-07	1.5942677625616452e-06	1.6905340812978833e-06
30	AM	estado	1.7085957234938214	0.842471690386363		96.32776701707685		0.3914313226667817	5.07659075278113e-07	1.9390961755106084e-06	1.027160850947523e-06
31	AM	estado	1.4899407183291165	0.7765932529614735		98.10594863581062		0.4400142553328366	5.964514257674744e-07	1.1859289532792698e-06	1.84759313147232e-06
32	AM	estado	1.6694480261709612	0.862244846511417		93.93057491649344		0.37805297774658303	1.0549528096984334e-06	2.3220728922502047e-06	2.0119175838692664e-06
33	AM	estado	1.77901655785084	0.8706367525629943		95.60379181323387		0.36329777317648304	6.938952517790748e-07	2.0552480526728902e-06	1.284535377484909e-06
34	AM	estado	1.4738135639200176	0.7388519969309029		96.1545988728202		0.47819816274397725	2.310054093564413e-06	4.532381678088217e-07	1.7058335457066943e-06
35	AM	estado	1.8048009803144731	0.8885867933585989		96.10520691148342		0.3544994883601042	2.305737510068342e-07	9.986217000733391e-08	1.7837332045827662e-06
36	AM	estado	1.7706105973954953	0.8152956306603071		95.05815239856216		0.4097442654475427	1.3180543173976522e-06	8.167900074566387e-07	1.0200876921094661e-06
37	AM	estado	1.4293660962307206	0.5894346305198103		93.67678997238272		0.6842854724065371	1.0432195444218988e-06	1.2897631262950887e-06	2.035783423409819e-07
38	AM	estado	1.6066653501731414	0.8066059010291354		94.15707426084188		0.4211588021659534	1.4776437556127697e-06	1.0437532257783063e-06	2.045284896110556e-06
39	AM	estado	1.8881314204813482	0.9120227495213394		96.61913305647066		0.3356347465474326	1.2983418469407801e-06	1.1017193684232902e-06	9.394982753074861e-07
40	AM	estado	1.5575870045067648	0.7427859196563297		95.96247342641813		0.4773794350923302	1.7396074747831155e-06	3.182391440862651e-07	1.284628345102136e-06
41	AM	estado	1.2243321456581724	0.6406714645158879		97.51493192873772		0.5987371616383431	9.72048602250838e-07	2.1466848850832733e-06	1.5022862241310614e-06
42	AM	estado	1.7552824608983992	0.9061890642635649		98.40846308934428		0.33818606437152543	6.94308591112785e-07	1.073099378619396e-06	1.4360793773531066e-06
43	AM	estado	1.2687095060688711	0.6756554226154481		96.67845561374547		0.5645849044126455	2.076986913042235e-06	1.281779007749762e-06	1.656133312316783e-06
44	AM	estado	1.4818285225214622	0.7176935730618202		95.18322852012894		0.49918991086479547	2.2306278357019715e-06	2.0526929404566038e-06	9.465201697923481e-07
45	AM	estado	1.7541987405029291	0.8569901074615521		96.37848760964737		0.3743498470553259	6.84776732933298e-07	1.92806749997013e-06	1.0700943313797602e-06
46	AM	estado	1.8095088093605156	0.8598901557652721		93.27523258229706		0.38222322373634426	1.195396852244691e-06	7.779827715067e-07	1.545542628182583e-06
47	AM	estado	1.695609963847456	0.8588997306071496		96.70447502136756		0.3719582454830697	1.524503516957506e-06	2.118547918803142e-06	1.1226211423424657e-06
48	AM	estado	1.6240733308650763	0.8113921437495235		96.43774607570114		0.4162582370029413	1.637296778613198e-06	2.23904920347807e-06	7.71458778609251e-07
49	AM	estado	1.717869799678849	0.7632452652706812		93.58602790085641		0.45733744510029506	1.370996057452566e-06	1.95790610831368e-06	6.125236172921125e-07
50	AM	estado	1.5931022755464523	0.7656730353363095		94.33812361179972		0.45797074958592926	1.0249694642791654e-06	9.108105850882374e-07	1.6858863737519512e-06
51	AM	estado	1.272245888353117	0.6095144853654005		98.15570833723066		0.6416782980449383	9.168627016981757e-07	9.164810967909832e-07	9.227016629267063e-07
52	AM	estado	1.6355379435298811	0.657867847374301		90.21632693384176		0.5794302820797895	2.7298376634130256e-07	1.3550319213719527e-06	1.3493572822425034e-06
53	AM	estado	1.5869128958811867	0.8054852082406458		96.8885074396517		0.4181048662484248	8.635556107808689e-07	1.3561402372178276e-06	1.4981156205964217e-06
54	AM	estado	1.6621481678878156	0.7926006345102137		96.49530362780004		0.43071823336844695	1.0345981481365115e-06	1.2157430000241546e-06	8.956994885637019e-07
55	AM	estado	1.5634958984720708	0.7894481778890584		98.39827193861748		0.41851664746548173	7.624229073609403e-07	2.020496952362201e-06	1.2349633665737747e-06
56	AM	estado	1.6866787077885241	0.704613586926564		90.46765187419251		0.5293925781755598	1.1088533692755333e-06	7.74133601361637e-07	1.408113329778883e-06
57	AM	estado	1.7787701157363185	0.8784222850444819		96.0808388038754		0.36108778921067286	1.800188025951479e-06	1.630733411005034e-06	9.527724407040922e-07
58	AM	estado	1.8415953012695578	1.04745238130134		100.3566956758054		0.252840306844976	1.4875532335864064e-06	1.9907837369008063e-06	1.7565509328633978e-06
59	AM	estado	1.556467300273784	0.7036444069645196		96.06046752808179		0.5162684766830147	1.0060121853772412e-06	5.246325829447107e-07	9.643317877839716e-07
60	AM	estado	1.4059596679816668	0.649343677786088		94.14510925480235		0.5874975046918298	8.389509478094198e-07	9.840634778763485e-07	1.5234823761017646e-06
61	AM	estado	1.6921581378882933	0.7971091516241232		95.09088205079505		0.4277697929501212	4.5561212199573753e-07	8.464764068842592e-07	1.4009161223318741e-06
62	AM	estado	1.950514502280153	1.1125369663440983		97.22253635064807		0.23499703202555589	8.805987528186595e-07	2.1363263299167466e-06	2.0167899809188744e-06
63	AM	estado	1.1945024850756625	0.6227123723881163		97.95347854015475		0.6364671670601916	1.4477268908547503e-06	1.969901469065564e-06	8.019066107049573e-07
64	AM	estado	1.3496206197697658	0.7395075970280244		98.60507506455046		0.4801834576196052	1.2980556309027003e-06	1.0597657771714084e-06	2.2034729180221143e-06
65	AM	estado	1.9148002452664215	1.034334074869074		96.86937995086002		0.26420095525046056	1.5680528729792114e-06	8.336554411469844e-07	1.9610393832417065e-06
66	AM	estado	1.441963931624125	0.7287313608436861		96.80686087773618		0.4892588490914931	1.2974478105681756e-06	1.3037649542557688e-06	1.5312623766646824e-06
67	AM	estado	1.8081969365606205	0.8603746047252866		98.2577405184958		0.3667559374747212	3.213720021190258e-07	1.1898835605251116e-06	8.697400214035442e-07
68	AM	estado	1.324622878685517	0.6568824539545415		94.43947624427109		0.580294682653705	1.9108459541971923e-06	1.8431982355470791e-06	1.5627385770478514e-06
69	AM	estado	1.1819104342652516	0.648542755720023		100.23418311324072		0.5787965862070238	1.5433191751790258e-06	1.4957740171007641e-06	1.8900847328706076e-06
70	AM	estado	1.9386780085541715	1.0007769514345128		95.06654922958379		0.282789566933351	1.118327936822879e-06	1.334857789701222e-06	1.9182598708892934e-06
71	AM	estado	1.7729461522482137	0.9336407759015585		97.79368356092095		0.3180277049071601	1.2778006834985267e-06	1.538544289604225e-06	1.6164714155028761e-06
72	AM	estado	1.7171191786985442	0.8745851412156951		97.3268303805558		0.36338825244551143	8.457709990659153e-07	8.257126715992447e-07	1.5120312497155608e-06
73	AM	estado	1.6167528394009643	0.7568103766843661		94.91961325312641		0.4643021461417414	8.462249335736819e-07	1.5547253191662715e-06	1.0186439807082093e-06
74	AM	estado	1.9809649742153619	1.0603930874949703		96.58317747844352		0.2637205637192554	8.18285681305785e-07	5.501962219307507e-07	1.5903928851886859e-06
75	AM	estado	1.5550540641039734	0.7974846381032753		96.59451181402598		0.42757718308302556	1.0085310742761444e-06	1.5787910228454107e-06	1.5418568636628023e-06
76	AM	estado	1.7462878217905355	0.8186082701943777		95.43210106228919		0.4092415013309209	1.1255528741660606e-06	1.919902322936916e-06	6.387444059655096e-07
77	AM	estado	1.8924042376057009	1.066625883526048		96.63049873328126		0.24944459396045893	2.1525058491296643e-06	1.723189371263965e-06	2.3763470734068083e-06
78	AM	estado	1.5583456506055466	0.8658816388624113		98.27484056297699		0.3675273034688702	1.4669956802605277e-06	1.7213684578994297e-06	2.1119579706141464e-06
79	AM	estado	1.799431886999427	0.8289916865209743		95.73938929582975		0.4069084478630447	1.2249967555983766e-06	8.173163461808926e-07	6.486041396212979e-07
80	AM	estado	1.8386186304143035	0.9359436879014679		94.88769436201015		0.32578758646605727	6.243544424842388e-07	8.278523924677625e-07	2.000076248823246e-06
81	AM	estado	1.3496210289193649	0.6624404978061075		94.98460743624227		0.5648847240117602	7.221814372103081e-07	1.4386540988763403e-06	1.9857972797936145e-06
82	AM	estado	1.7399898016438584	0.895322731886003		98.08520252212092		0.3422023421235602	1.6046532283713418e-06	1.3440027554958166e-06	1.2558551765979332e-06
83	AM	estado	1.4089886898596014	0.7020514024545211		96.21942321091709		0.522839175484323	9.540354714382838e-07	3.5720975978857786e-07	1.9974566002364324e-06
84	AM	estado	1.2964804006071213	0.6409913613571318		94.87212524842086		0.5959723322556767	2.0575278892598884e-06	7.259999110873171e-07	2.0863028820636557e-06
85	AM	estado	1.5278464481884233	0.7400368438024904		95.0942357424818		0.48170841073507853	1.2118425579175591e-06	5.886953435043097e-07	1.687642924821998e-06
86	AM	estado	1.589881317242473	0.8472632704175543		99.99234683409186		0.37753303359700563	9.92467886774643e-07	1.2315028492275372e-06	1.4619947124278709e-06
87	AM	estado	1.8841760920555017	0.971198468148684		96.50825455405784		0.2995614485511628	1.0207810871933947e-06	1.069285869338986e-06	1.6127054894742382e-06
88	AM	estado	1.6510010694173158	0.8903200524315249		100.62680120923444		0.33657054618599036	1.1125257227325976e-06	1.5485209246525604e-07	2.07284426402627e-06
89	AM	estado	1.9785515494833161	1.0244317870888042		97.79797270781322		0.2685998317267142	1.2011562399021216e-06	1.9915838184378212e-06	1.0863865264367562e-06
90	AM	estado	1.6140734833554649	0.7572955139378612		96.449659415461		0.46242085909842606	1.0563117208733792e-06	1.2781272594353127e-06	7.734318413510634e-07
91	AM	estado	1.5378576237522297	0.8188151445738296		97.40825835583541		0.4078882182527641	1.2740810574590944e-06	1.5761994770900931e-06	1.7207079054491088e-06
92	AM	estado	1.495303490749204	0.7336053762376641		97.38427455091899		0.4844216913877725	2.954870886841355e-07	1.1876988899084904e-06	1.320940670584466e-06
93	AM	estado	1.6627733464705134	0.9223641534239916		98.33252766063897		0.33386944608111535	1.078341929878949e-06	1.2055601353212428e-06	1.9826950435960812e-06
94	AM	estado	1.7603532997238416	0.8696568033788993		96.7164268586993		0.36565847635035625	2.3166711388964517e-06	1.0211756863548568e-06	9.42948707896748e-07
95	AM	estado	1.8815582118287777	0.9988827097397149		97.66847428853859		0.28147128505606467	3.163842449494374e-07	1.5381701756655801e-06	1.8416282934120037e-06
96	AM	estado	1.4738384279359118	0.6913205749474772		96.02113624116372		0.5300067996032274	5.133613898757259e-07	1.0908154204811791e-06	1.2561307605842117e-06
97	AM	estado	1.724222063919541	0.8463730621249902		96.30019583061159		0.38346325203925663	1.167212381134696e-06	5.0367949562518344e-08	1.6416476872076844e-06
98	AM	estado	1.5608482184330505	0.830600776001116		96.96018267375236		0.398764772588082	1.3075898449212294e-06	5.585226264264134e-07	2.2228536048926653e-06
99	AM	estado	1.5066460220178832	0.7964491368861257		96.52409336335059		0.42622669499383325	8.381490049271206e-07	1.1842414193243857e-06	2.308381752335399e-06
100	AM	capital	1.8050840462178095	0.911327027956641		99.20887078929763		0.263918613110244	4.3753461508000465e-06	1.3806316244827538e-06	3.394167903506883e-06
101	AM	capital	1.5776292656142825	0.6762947298952264		94.8156999576519		0.47603475385302346	2.09962675458321e-06	2.7612558341939437e-06	1.4003413575299302e-06
102	AM	capital	1.1005547083550145	0.5231469718949783		97.88530726510821		0.6851515934972432	2.6649287412574384e-06	2.61374221691653e-06	2.6099542995973754e-06
103	AM	capital	1.942986271160819	0.9197653126633217		93.4507905500587		0.2771350075526863	2.9713440852537067e-06	3.03284024174224e-06	3.5376267091429512e-06
104	AM	capital	1.6908732094522778	0.8013006721506752		96.37989974428012		0.3511203683328815	1.3394721665078853e-06	1.4505756743471168e-06	3.5194406156348827e-06
105	AM	capital	1.518259280807919	0.7105461987614868		96.47191631919534		0.4292541774271491	2.1206020366694528e-06	2.717954684698665e-06	2.937054195058486e-06
106	AM	capital	1.9772634733525312	0.8766416657265227		95.21503289682988		0.29955839600403145	3.707141235770041e-08	1.8682164741720896e-06	2.5950091439940393e-06
107	AM	capital	1.6901172256349066	0.8650529173565356		99.20814003928567		0.3011932213370789	1.4917513327387043e-06	1.0601231446506271e-07	4.214321993117788e-06
108	AM	capital	1.4106624007119188	0.6510904092055736		94.67856854485962		0.5068705505163438	4.21112795519416e-06	1.991317947690298e-06	2.8629600928629987e-06
109	AM	capital	1.8111936624152736	0.9305540452962596		97.42200987344523		0.26347530467905644	3.0586471193075684e-06	3.5405203880551563e-06	3.6946873091066787e-06
110	AM	capital	1.850686794303606	0.8687523532817243		97.22646381421184		0.3067769544094617	2.8808335676240684e-06	1.5726238527060097e-06	2.020457831300543e-06
111	AM	capital	1.5097607116604017	0.7334461496107186		96.28523963817166		0.41284846743209447	2.4810942069651638e-06	3.194402268572453e-06	3.265670026297059e-06
112	AM	capital	1.6180150924102696	0.7482657100442232		96.14555831885933		0.40564438156695853	1.3256202840221628e-06	2.2039383179919837e-06	2.4206695353575937e-06
113	AM	capital	1.6861061183344348	0.7891138274929584		96.06736892088071		0.3634852485161628	2.7964268827619446e-06	1.8476626781914725e-06	2.750996329013637e-06
114	AM	capital	1.439048398258315	0.6876664147731919		96.61994397228709		0.4581783656016282	2.4746349602528768e-06	4.040709753902562e-06	2.3353127934353983e-06
115	AM	capital	1.499588644151541	0.665185940027752		95.62407440515943		0.4839328995404337	2.434663564271136e-06	7.619702306779739e-07	2.6732947011017084e-06
116	AM	capital	1.7348012952487002	0.8347205811572647		96.58207587530502		0.32984108468406265	3.5556256897366203e-06	1.2794556262841118e-06	2.7921685731424455e-06
117	AM	capital	1.578570135225805	0.6991812108915502		96.49058111152787		0.44084503099248146	2.482964346596382e-06	1.7036560173530451e-06	1.9718150261165407e-06
118	AM	capital	1.2143239875155114	0.5982351491175345		97.66106497534393		0.5659249108578976	4.443025866610978e-06	6.477685861741999e-07	4.029475376412324e-06
119	AM	capital	1.6371570695286195	0.7860142541359805		94.27837923347316		0.37871271263513406	2.6851208976054856e-06	1.8342229339105753e-06	3.701422031411254e-06
120	AM	capital	1.568008829956151	0.6730251613572886		96.07498211100452		0.4648591428845257	2.87051749584675e-06	2.379371901057462e-06	1.3797887848916122e-06
121	AM	capital	1.6674690698946397	0.7812390773035488		96.27779301779837		0.369649751233097	2.9162701305586557e-06	1.2270428050511172e-06	2.8057424238774214e-06
122	AM	capital	1.4258813043488057	0.6921082987866366		97.29128593367946		0.44469064178488854	1.1651613877080375e-07	2.0693209718363207e-06	4.422970079997385e-06
123	AM	capital	1.8434663756194951	0.8588495900238601		96.59253554902776		0.3024917563128536	8.068851116467366e-07	2.3014702001363564e-06	3.091569710810691e-06
124	AM	capital	1.4563351464822953	0.694126605221395		97.44166722684537		0.4492799001992519	2.581165911718726e-06	3.4061709203084967e-06	2.2116355729969044e-06
125	AM	capital	1.8213766982508037	0.8136522490592186		96.37374870450519		0.3402477503862887	3.2939143827169354e-07	3.9457556679567404e-06	1.793023347481319e-06
126	AM	capital	1.4607672664349163	0.6738043065558019		96.43455352669748		0.47047357921413946	2.346520050470701e-06	2.6254027576382284e-06	2.4781861658163894e-06
127	AM	capital	1.270933994773948	0.6383028390592617		98.45389944102928		0.5006606333360081	4.199507916272543e-06	3.3386282718991478e-06	3.5541486533226833e-06
128	AM	capital	1.622710696006537	0.7256575164575658		94.85087393075284		0.4209489363306423	2.752806708548827e-06	2.8072041256324626e-06	2.1354450064875495e-06
129	AM	capital	1.6490056374872482	0.7423829062299353		97.68654036641736		0.38970340756152094	2.4140097849369514e-06	1.383044100139949e-06	2.3160505022917905e-06
130	AM	capital	1.8904171455081176	1.0171951699315858		98.11047155153116		0.2301548330584435	2.586830818735533e-07	1.6466475799607663e-06	4.0248463958547205e-06
131	AM	capital	1.69958004251467	0.7171123309405069		96.90804043677952		0.41878839004257634	2.395406248154706e-06	2.4064385931332464e-06	8.8774024475891e-07
132	AM	capital	1.9066406077129205	0.8136588445845464		95.85029768493966		0.3477882901713176	2.2881998340848875e-06	2.507645107860767e-06	9.483440491201998e-07
133	AM	capital	1.8288442996044547	0.8194261171194994		96.55767322952364		0.3429684340413012	7.181174685498466e-07	3.0717847560637703e-06	1.5744716693908807e-06
134	AM	capital	1.356993326797975	0.6107563567763362		98.08888832344799		0.5470949459463192	1.8667423116189385e-06	2.419429620150551e-07	2.403242927967518e-06
135	AM	capital	1.684939301589391	0.771575604309024		93.97742219716096		0.38316167027511105	2.0054161262774627e-06	7.977130970021561e-07	3.876458040798112e-06
136	AM	capital	1.5354480872298395	0.7919968616715978		100.0908189483062		0.3518706034858633	2.1764451343481044e-06	2.5405136290143257e-06	3.5143320485803334e-06
137	AM	capital	1.5559336238596768	0.6974854852315101		98.36834413886082		0.4262381096968395	2.9482652970280423e-06	6.997941844146334e-07	2.384103543910864e-06
138	AM	capital	1.8042289566625325	0.8280094902124073		94.29939011852558		0.33691731118973567	1.9069724692995107e-06	3.5996626730773723e-06	2.709459257251855e-06
139	AM	capital	1.4771562782007022	0.7617017788510554		98.50699060657291		0.3875648838369623	1.139010397706644e-06	1.5613838042731344e-06	4.368415774947917e-06
140	AM	capital	1.2964681855573967	0.6435283327266085		99.41705220182929		0.5029944712167715	2.486596745327282e-06	4.19186075487187e-06	2.0441686753896002e-06
141	AM	capital	1.4750626958354502	0.7257141287436596		97.04304579537387		0.410338246427908	3.885579679398051e-06	2.931264045875236e-06	3.579354864272734e-06
142	AM	capital	1.4261967883857567	0.6837759973863008		97.69868241269532		0.454528623577911	2.9057924559492762e-06	3.7426697781353534e-06	2.3206607248441127e-06
143	AM	capital	1.5006738574430292	0.6702395405226979		96.42009568167865		0.46994927668280523	3.5740391017000153e-07	2.904990362377389e-06	2.435643947860615e-06
144	AM	capital	1.6717000294407107	0.7734259421247656		96.55064555309859		0.3820139064387242	1.728315373928645e-06	1.5840565510219465e-06	2.378564116722156e-06
145	AM	capital	1.591900354818146	0.6197680144977441		92.75907870566881		0.537630670420087	3.8357871977521185e-06	2.953719420633596e-07	2.031304285138321e-06
146	AM	capital	1.7209801064821728	0.8209417616013506		98.73930696698616		0.3354379303126083	4.3920866117241425e-06	1.608861714985649e-06	1.594291773535213e-06
147	AM	capital	1.485411199433067	0.7071267045442632		96.29144941851843		0.43781434337671876	2.4140529971677243e-06	7.985270784389882e-07	3.830011525011071e-06
148	AM	capital	1.5853391225886553	0.7435872180630109		95.6421748327867		0.4038796451333556	2.150556353020996e-06	3.692217785287964e-06	2.6201122378829615e-06
149	AM	capital	1.3608916045971227	0.6072991423591373		95.74739368360831		0.5525141527863925	1.0649165469035405e-06	3.3678515653679155e-06	2.390850210207488e-06
150	AM	capital	1.5069492413387793	0.7317567709510248		96.4275788811451		0.41209810665980473	2.706345679838638e-06	1.0425909581917833e-06	4.136006723756029e-06
151	AM	capital	1.2309706758256318	0.5316387006223705		95.19877572477958		0.6736888187422634	1.9721110269394096e-06	1.5924055943807057e-06	2.635349039508817e-06
152	AM	capital	1.6631119056221462	0.7761021465009227		96.42556665571084		0.3749724716881677	4.126435136284839e-06	3.687239298862468e-06	1.4456738567733868e-06
153	AM	capital	1.3216098762286723	0.5431235409958437		96.50570750973019		0.6398744680935774	7.83679634457703e-07	6.344259493053353e-07	2.295304869404435e-06
154	AM	capital	1.9250612415995292	0.8494784879171104		97.119048593344		0.30470938041908924	1.341927812733356e-06	2.460184037802438e-06	1.955368779003527e-06
155	AM	capital	1.0856566104294678	0.5549796488522711		100.27629215942221		0.609453309249187	3.541087906392375e-06	2.2958599960470616e-06	4.3531998444055636e-06
156	AM	capital	1.9181293125273342	0.7132091403577838		90.0783458961295		0.44441162277012103	2.2013123153229824e-06	3.028290600294422e-06	1.4341092824907774e-06
157	AM	capital	1.4529173195923943	0.5916593000161166		92.95048212371883		0.5867535320795711	4.360948690923059e-06	2.2936740515011015e-06	1.1078817759387262e-06
158	AM	capital	1.8752400823244262	0.7990479666671008		92.4521541003073		0.3661421273571501	2.788946905405584e-06	2.5452833844174812e-06	2.1120995709168136e-06
159	AM	capital	1.688185170441677	0.747573081006345		95.10869247370863		0.40020486310502495	2.674039151225451e-06	6.718743649151698e-07	2.6007894667184384e-06
160	AM	capital	1.716893522829127	0.8503273551477026		97.18719522309667		0.31706466369957975	1.6071817383750072e-06	6.851645481573338e-07	3.984982265613585e-06
161	AM	capital	1.6015415456062996	0.7940490170059707		97.47735085378659		0.3596451388696556	3.0853499506639473e-06	2.7532650061794654e-06	2.9837441402890076e-06
162	AM	capital	1.5741883883383263	0.7537091360851305		96.24236476002568		0.3889314608677481	1.6253186622045503e-06	1.9506893127349493e-06	3.9261317008804905e-06
163	AM	capital	1.843724149282667	0.8865666540027398		96.9324107298507		0.291039966896727	3.2330533019831498e-06	2.25389085540606e-06	2.49618140909694e-06
164	AM	capital	1.4342563307145266	0.8020529478640028		99.006616719967		0.37133766437405463	2.0333447810262963e-06	2.3484149826125604e-06	4.4865700627486115e-06
165	AM	capital	1.517894470518992	0.8071776451331578		99.91186856147372		0.3418862804420851	5.888850289748925e-07	3.428230287050866e-06	4.506458242393896e-06
166	AM	capital	1.220618587471027	0.5576261454848842		96.83864486831932		0.6308353259738352	2.1307360747283026e-06	3.334673403194225e-06	1.7247558119467595e-06
167	AM	capital	1.744814455330891	0.8348925301561817		97.20975952163856		0.3217835132701731	1.5518003336275772e-06	1.3135992547739718e-06	3.374844752152867e-06
168	AM	capital	1.490796884349538	0.7306729908072817		97.47253975727536		0.41509094486834264	3.171948471804423e-06	1.8280280315006264e-06	3.10385876499181e-06
169	AM	capital	1.1531561305891644	0.5569653692882515		96.74112086174274		0.6503815245516339	1.9971460437154372e-06	2.7499770899571266e-06	2.6866497394604598e-06
170	AM	capital	1.2766932204137347	0.6226608912567734		97.5494726584269		0.5247392582019198	2.975850346124884e-06	2.3704680838331704e-06	3.7457222876505417e-06
171	AM	capital	1.954168616497051	1.0446096356905903		95.06077493160186		0.21923479595928896	2.993043911540321e-06	3.200431056108331e-06	4.068500292964043e-06
172	AM	capital	1.7294483121010706	0.8597025955016409		96.69792895064882		0.31801324080091437	2.1490913367965254e-06	3.6468524106894324e-06	2.733909703078678e-06
173	AM	capital	1.3680341323631977	0.6864831046312979		96.19597577094163		0.48029100525260193	3.4205073216444636e-06	4.500603790365278e-06	1.959466973675701e-06
174	AM	capital	1.667848441404645	0.7887923839124393		96.61635105305955		0.3582979799037698	1.4163109454881456e-06	3.028114313804319e-06	2.9275441012416637e-06
175	AM	capital	1.573072406776898	0.7926859964576294		97.80136599457873		0.35830921278095035	4.1538834275748765e-06	2.1814934598656747e-06	3.201521417006371e-06
176	AM	capital	1.7277975696840642	0.8576146971797597		96.48809453158758		0.3127753501968269	2.006762087531001e-06	2.813412627892884e-06	3.5962323069857266e-06
177	AM	capital	1.4062701477730324	0.6177369578983631		96.46894299839835		0.5345795264076848	2.780107767565078e-06	3.31526556523997e-07	2.6181336574358615e-06
178	AM	capital	1.8661690131408126	0.8647941959047051		95.78128229742553		0.307225096078269	2.855655508471165e-06	1.7223446412354437e-06	2.550762621467649e-06
179	AM	capital	1.6781383751833108	0.8344569279448042		98.83781644140808		0.32523932601951044	2.4118173296377743e-06	3.0259469447475076e-06	2.5029794307219373e-06
180	AM	capital	1.4116584208923373	0.6802763720798434		98.86011654002083		0.4552265075801069	2.246007477573009e-06	4.3392543050425836e-06	1.851769334601656e-06
181	AM	capital	1.925317248214453	0.9159681490920151		95.55586222043932		0.2762099118951736	1.7580540417548427e-06	1.4119225088017928e-06	3.2885627309567964e-06
182	AM	capital	1.9057448845019855	0.7998436230901272		95.57181592733646		0.3516341994915854	1.678586026295568e-06	2.4587310029678405e-06	1.267433810475827e-06
183	AM	capital	1.692045982136304	0.7779135903447298		94.92862913238955		0.3725225415575516	2.3603988000588563e-06	4.029811210467389e-06	2.4246796611386166e-06
184	AM	capital	1.841605328472	0.8443389824450191		96.77416863268624		0.31461612813829876	3.065510059833901e-06	1.8478625203794459e-06	2.2424707397207585e-06
185	AM	capital	1.8071909158954174	0.9126657391429722		97.42748915663384		0.2751808957412375	2.495725872051995e-06	2.8504467115471676e-06	3.4085996932210103e-06
186	AM	capital	1.504894775974076	0.7190858479030274		96.49580327168057		0.429233752298204	1.8495371900535018e-06	1.5792426111780278e-06	3.422101717667258e-06
187	AM	capital	1.8080895169770679	0.8762359564595409		97.87980288526575		0.2960482938987089	1.361814812920192e-06	3.699656289181135e-06	2.451119810664059e-06
188	AM	capital	1.477096317114406	0.6238835432039853		95.4151286566595		0.5329532765662557	2.8714483366890966e-06	2.8401934654020826e-06	9.110843766503112e-07
189	AM	capital	1.883762003616601	0.9944945486270035		99.59047362997417		0.22542455891224847	1.5824003682118755e-06	2.1762744763494222e-06	3.961521651530337e-06
190	AM	capital	1.7408465978400107	0.8782514433930567		97.34836890789113		0.29695816466986197	1.7792430004798534e-06	2.96591572950203e-06	3.6895001671964425e-06
191	AM	capital	1.5446313679935386	0.7750739811281613		97.82224717773776		0.36847122120385467	2.8640127833904126e-06	3.0506289111970444e-06	3.5644996638166466e-06
192	AM	capital	1.7121402316153393	0.7504815322786587		94.43905454228589		0.39361645669069045	1.3230362680253042e-06	2.0874281078233746e-06	2.901847936636649e-06
193	AM	capital	1.5973902594263474	0.7697962566573483		97.03435530934806		0.37150115353806573	1.3092783499920067e-06	2.2258723756342972e-06	3.833944094643881e-06
194	AM	capital	1.455857428005902	0.7471025071719251		98.86152584227976		0.39192405229949395	3.7745320943341043e-06	1.715439486340607e-06	3.9598704936990304e-06
195	AM	capital	1.5516660141366883	0.7680019055266857		96.22397658398846		0.38183669690198085	1.7255712194661406e-06	1.725810505295726e-06	4.442819990145906e-06
196	AM	capital	1.8603615805253086	0.9752851505059784		99.48858997895631		0.23633542224069767	2.2139604434063095e-06	2.7750657226240404e-06	3.2945197876219385e-06
197	AM	capital	1.5290301841799976	0.7036675771576727		96.62667318136045		0.43425564506162273	1.8286734996478837e-06	2.8679726818704024e-06	2.5091305379372174e-06
198	AM	capital	1.616208381577341	0.808367299255319		97.73553648186534		0.34183831095001066	1.0105534642036145e-06	2.1818447893931725e-06	4.381649064372735e-06
199	AM	capital	1.584172299236687	0.811854236036597		99.26919904552672		0.3386502225635671	2.6043939704634286e-06	2.2892274163118906e-06	3.4908657802742755e-06
200	AM	interior	1.545066058955139	1.000442899670827		119.38331572270565		0.2949087336982603	1.3585983363551415e-06	2.020147522971798e-06	3.3400997826997676e-06
201	AM	interior	1.6487155441166597	0.9878240757074683		120.40407590031747		0.2838024154746609	5.059107662911955e-07	3.0251243818672083e-06	1.968188625087348e-06
202	AM	interior	1.8287010383119826	1.1611709300106072		118.5710385536483		0.20806415493010888	4.637777209291562e-06	2.8813958221657414e-06	2.3055800529802844e-06
203	AM	interior	1.4060404072370136	0.8869488596002745		119.8859996644862		0.3612562316884682	1.181487797499474e-06	2.984322315566003e-06	2.8214597441791044e-06
204	AM	interior	1.7992069937182316	1.1842316052321082		120.57936775441038		0.19890067392735356	2.8098664690755564e-06	2.4105815769948084e-06	3.312064621368139e-06
205	AM	interior	1.4704689911240798	0.8783521145607276		120.78983944135929		0.33733229239237233	3.69203757270512e-08	2.342980487885137e-07	3.7875496138100574e-06
206	AM	interior	1.7708296922969549	1.181939170790869		120.61046346289297		0.1956758057873777	1.7264555635405057e-06	1.0178490165020065e-06	4.6842949759233365e-06
207	AM	interior	1.6248897162265843	1.0669810425758743		119.5153626690178		0.25947349998392705	2.3994366857880196e-06	2.2918624844198775e-06	3.23805672992061e-06
208	AM	interior	1.193560730013168	0.7901963723180607		121.82399376718861		0.42850679313689943	1.973237411952271e-06	2.863824638832798e-06	4.900383678088001e-06
209	AM	interior	1.6261613978582086	1.0157058949747149		120.16754717969658		0.27125432910175123	3.2890411099286566e-06	2.8778806102583685e-06	2.275933647039506e-06
210	AM	interior	1.4442117219431332	0.9471738168707007		119.85180832434979		0.3251390009004825	1.8432507559562648e-06	2.5398058152048183e-06	3.632859444403409e-06
211	AM	interior	1.3997468007491807	0.8422757327352279		118.45347718098894		0.4023952574045128	4.570826366208904e-06	3.7917382537042395e-06	2.0750221346073892e-07
212	AM	interior	1.1287135735673206	0.7219701992001387		124.17116848187169		0.4649936523216452	2.208100863676375e-06	2.3659594712502723e-06	4.879181594087451e-06
213	AM	interior	1.7218942305277678	1.0794546906845657		120.0218083976934		0.2476415577996323	2.1248118736410237e-06	2.829364972071667e-06	2.104065675441413e-06
214	AM	interior	1.5611852191574431	0.9924128391165681		119.38518667011111		0.2918171800297931	1.3328996693050932e-06	2.9074332889049136e-06	3.0927618815423666e-06
215	AM	interior	1.5829890075072668	1.0196882789311168		120.51242481499685		0.27374194844939803	1.5541464229959783e-06	2.2126944732129536e-06	3.466178153559547e-06
216	AM	interior	1.624772931261313	1.065930744853325		122.74243467493706		0.23782030960130415	1.7564289919346643e-06	1.9225215424414594e-06	4.2841439429136594e-06
217	AM	interior	1.3824386034619187	0.8101534472101121		117.57227612629096		0.4214429525054956	2.7935306327424627e-06	2.214080317145531e-06	1.3585115646141269e-06
218	AM	interior	1.7721901149710968	1.1728268790153324		118.71448201704222		0.2110994168091194	1.7796588725690153e-06	2.465335017725221e-06	3.7174348025125045e-06
219	AM	interior	1.823936305592064	1.1707053291879783		121.42039304389375		0.19748537527127455	3.068077631863792e-06	2.3147279833177564e-06	2.8822149761126455e-06
220	AM	interior	1.7163968680118802	1.0580667938467851		118.56549283362945		0.2568092122262316	1.7477279306389368e-06	4.566304816590614e-06	1.8002867990234455e-06
221	AM	interior	1.4379195472504582	0.9196667760205383		119.26141456644226		0.3350218217638411	1.5605035596275316e-06	2.5644776737481024e-06	3.7537804241032983e-06
222	AM	interior	1.5905738692174414	1.0374718758265282		123.9071205487875		0.2424838677572684	2.494383793945128e-06	4.0299007171088955e-06	3.958637379493222e-06
223	AM	interior	1.7221826406477287	1.0878722010051314		118.86932563931563		0.24460014536631242	1.0439165724981308e-06	4.294065915118203e-06	2.4420173514976492e-06
224	AM	interior	1.1729372585995317	0.6988570964866414		120.18329902435597		0.5174176004852763	3.7598548683824137e-06	1.3286049154870342e-06	1.8038059833763352e-06
225	AM	interior	1.2617698795350958	0.8131429967855233		120.31536787637663		0.41957069503632993	2.4204488165092635e-06	8.791880613278801e-07	3.930752628040263e-06
226	AM	interior	1.5741241424422607	0.9684611084152344		119.75117145825581		0.3044944557823119	7.021715004255076e-07	4.1497842342182396e-06	1.890282506104726e-06
227	AM	interior	1.1937022327013875	0.7710674725144531		120.3107195410404		0.4562340300301365	2.1210690433925667e-06	1.5501062650798646e-06	4.221903096122505e-06
228	AM	interior	1.7146838532289985	1.054788859500159		118.21070901542092		0.262792883944359	8.039804852879248e-07	2.914723831861662e-06	2.176590830532243e-06
229	AM	interior	1.7079399253041834	1.0606007765204744		119.24441411521511		0.2502345459477221	2.907083959161193e-06	3.0584064877479688e-06	2.251533322164542e-06
230	AM	interior	1.5435789181045692	0.9758222723565165		120.26245443424762		0.2992243473216241	2.34610652691517e-06	2.1797849374015874e-06	2.759310764607264e-06
231	AM	interior	1.9299411786490732	1.260806503310951		118.83595293425593		0.17776994393722534	1.6093870310110714e-06	3.3255968528537635e-06	2.8889862215714064e-06
232	AM	interior	1.3668356912510071	0.8460400324823106		120.09279277158542		0.38267713151229754	2.187874801105812e-06	3.7779755178036713e-06	2.159230345526814e-06
233	AM	interior	1.2487242241027794	0.8180883141561903		119.68863611098594		0.41672052106728386	1.4413047087239559e-06	2.939435895993398e-06	4.396333775753217e-06
234	AM	interior	1.4616514137448817	0.9482020804622014		119.43401088150442		0.3215046055606559	2.2228523695533677e-06	1.0674799709224624e-06	3.985911889331319e-06
235	AM	interior	1.7388954017955631	1.0044053777091533		116.18990632915434		0.29799822844495083	2.7222736134213553e-06	1.5728292462290216e-06	1.0100050137683482e-06
236	AM	interior	1.0212588811722805	0.589135685263876		119.53801166234058		0.6608287844438924	2.23290319909613e-06	2.887321340856242e-06	1.1307253387240254e-06
237	AM	interior	1.557342018010349	0.9702581647967884		120.2534553502502		0.28838080828957857	2.0501441031007e-06	5.401603211065334e-07	3.7920855744575473e-06
238	AM	interior	1.5151087778354615	0.9436735102526165		118.12530914072765		0.33015543509841344	3.048034628505811e-06	4.260494504279475e-06	1.4755901633122836e-06
239	AM	interior	1.3220815959766516	0.8500249377717477		118.55275792981847		0.3976013949809477	2.3066823182122634e-06	2.9396975867050765e-06	3.120642585538754e-06
240	AM	interior	1.7424996895881042	1.1341394833186473		121.08616500260426		0.232350466253896	1.348362052789592e-07	1.9505815714109907e-06	2.7155875023499403e-06
241	AM	interior	1.1887672616160927	0.7119420378425522		118.62379866345356		0.49914497997865354	2.614038140836263e-07	1.196750880844857e-06	4.02635072518955e-06
242	AM	interior	1.9236267407826473	1.116583631072142		121.00502665972452		0.21249056931453858	2.6953740749537085e-06	2.2915926150678874e-06	1.1640070552427593e-06
243	AM	interior	1.6091196304877022	1.0050359815504644		119.01399394171072		0.28298469900229084	4.4447430791035355e-07	2.3219006728182775e-06	3.079637379735861e-06
244	AM	interior	1.4337006498656886	0.8666373022486235		119.33374308024815		0.37028131010690984	2.1070148105257547e-07	1.9645692915183023e-06	2.7003290497270635e-06
245	AM	interior	1.7049524665553717	1.0797646254174147		120.09094493127866		0.23601329949360456	3.4227543646935914e-06	1.7881602810250564e-06	3.0044259601344785e-06
246	AM	interior	1.3967681081960388	0.8765333701768828		119.94486269422073		0.3727742700989349	2.460721522084754e-07	2.5637560899530287e-06	2.7662248186633504e-06
247	AM	interior	1.9365577403162884	1.2806543816993556		119.76813487606964		0.1676854090318946	3.816089700209819e-06	2.227232738873319e-06	2.893486790859565e-06
248	AM	interior	1.7055596114945337	0.9821374255765404		116.76696394284659		0.3092475679802305	2.126888162469944e-06	6.116538849603029e-07	1.3578179249076216e-06
249	AM	interior	0.9666118959819557	0.5996098493593868		120.51827861654336		0.6602872511384026	2.187251532741463e-06	2.7741645544663285e-06	2.747180722988805e-06
250	AM	interior	1.9710015338122182	1.203130841694555		120.19576691796426		0.1830668486051154	4.239166477328845e-06	2.356386150823509e-06	1.6200052222948024e-06
251	AM	interior	1.0244925849858655	0.6756676810114358		118.3274023675992		0.5862196955097715	1.1510754085038008e-06	1.990143469342874e-06	4.873409997615767e-06
252	AM	interior	1.8480576671713982	1.0903034675746266		118.8401808720646		0.23275082761353166	3.962736144275813e-06	3.2228221849556034e-06	1.029220058637374e-06
253	AM	interior	1.9342040550778556	1.2395823295277322		119.61277425361857		0.17030691310029494	1.4761371317400318e-06	1.124111495878567e-06	3.6795762660630967e-06
254	AM	interior	1.9989568848705297	1.3741715895023934		119.44895473700332		0.15080060688836888	4.145375431383425e-06	4.174435582970546e-06	2.377261539256239e-06
255	AM	interior	1.8430130542316987	1.1752423339115654		121.3413146740724		0.19321260717373992	1.947476924529732e-06	2.112672737201261e-06	3.0425848368747207e-06
256	AM	interior	1.4769408158693749	0.9771851842756074		126.21010948972537		0.2643378026843941	3.918155531748172e-06	3.0404862693932715e-06	4.904223716825053e-06
257	AM	interior	1.532667881771649	0.9754376439088639		120.05347649542792		0.30304180848924134	3.6896064561469004e-06	2.928319037271813e-06	2.136043792003987e-06
258	AM	interior	1.6432374602396616	1.0686098832765432		123.87494514359923		0.2255227675329489	3.0362520549856884e-06	1.888450899281542e-06	4.34796048367792e-06
259	AM	interior	1.1649125263381348	0.7589078441575298		122.32281352806723		0.44980967292598023	2.4686349950463903e-06	2.407327264769895e-06	4.679139785792029e-06
260	AM	interior	1.6293655262077213	1.0305485448932303		120.34529033082154		0.264841320381138	2.1102816701504874e-06	2.9072787446007764e-06	2.7902970648094443e-06
261	AM	interior	1.913760401263643	1.1740128997540547		120.64687878325402		0.18411785534170216	2.2808245178297786e-06	3.2044897757398475e-06	2.6654181570466093e-06
262	AM	interior	1.3456459077759575	0.8915854164816817		120.50426588403282		0.3568196981387682	2.6041447143984244e-06	4.0583240999325875e-06	3.788604018648947e-06
263	AM	interior	1.5215266867120683	0.8773399995195289		117.93648411281677		0.3530933756538606	2.554529938758023e-06	2.51918229462984e-06	1.5061474465177063e-06
264	AM	interior	1.5482018483727351	1.0129638665620542		125.78224235339718		0.24510373806034066	3.560138643697733e-06	1.7790105357449255e-06	4.894994909211418e-06
265	AM	interior	1.9000592738054771	1.2373032979461653		119.53792131457496		0.18194930254662756	3.504632832276508e-06	3.5249106834815287e-06	2.5846903389622763e-06
266	AM	interior	1.6975149751711496	1.1137533219429538		119.34160463581162		0.23850315381200357	3.1915385314911685e-06	1.9204129336583624e-06	2.9238929623380265e-06
267	AM	interior	1.84641173077095	1.1639773839736174		119.58275325325259		0.20730572217355328	2.117465958434494e-06	3.1144089302441257e-06	2.3148311998106754e-06
268	AM	interior	1.2179572174757245	0.818418253547761		122.92508734461205		0.40048014427847933	3.7942090413412464e-06	2.7620512355487613e-06	4.9277149831880295e-06
269	AM	interior	1.7093868993769687	1.0718590641565782		119.8046267569237		0.2520545389476878	1.7017689047723424e-06	1.6583983569362885e-06	2.4507441588683883e-06
270	AM	interior	1.4498040813470374	0.9392229361181369		120.77010750589038		0.32291022886116777	2.3500452022788126e-07	2.862406237201317e-06	3.774088221964293e-06
271	AM	interior	1.8619891681405045	1.1419036419067103		117.81772950325252		0.2239018167179159	8.671867393301048e-07	1.7861584989684654e-06	2.267007646963861e-06
272	AM	interior	1.1258286069454657	0.6973132354278627		119.74341162134853		0.5328610954619031	2.32697033630691e-06	3.786872534191363e-06	1.8597950444209199e-06
273	AM	interior	1.883503702799041	1.1665137252206608		119.91938657524186		0.20472603976595743	1.9049293433855842e-06	1.9961338999060907e-06	2.15449820097793e-06
274	AM	interior	1.4942313261483837	0.9176167835035905		118.68889661873152		0.3387194960570034	1.7266813882393772e-06	3.0281079860931036e-06	2.2731452885877175e-06
275	AM	interior	1.4004535496647335	0.9011966279564871		120.65466927915806		0.34035943561588045	2.158261902811322e-06	2.614503349609692e-06	3.769533819353799e-06
276	AM	interior	1.1123769432574908	0.7035221080318514		119.85393797636905		0.5158984478795159	3.4092558248080334e-06	2.620356135095156e-06	3.5202210374733993e-06
277	AM	interior	1.408562202645212	0.9303701379885742		121.97592479669989		0.31887715364230973	3.2065572676170127e-06	1.2303266705671013e-06	4.767979345604763e-06
278	AM	interior	1.2076989674052014	0.7417851923756054		119.81913553644418		0.48252772465056	1.7643806418332737e-06	3.890403732676429e-06	1.8123861752376581e-06
279	AM	interior	1.5509564870729022	0.9602868380315138		119.0750752551455		0.3123456073143092	2.097117994123827e-06	1.1797109834734567e-06	2.650568560421855e-06
280	AM	interior	1.176268316715141	0.7679898407958193		119.32370597854926		0.4652387291552312	2.0985129339515866e-06	4.405631894954404e-06	3.424677768876574e-06
281	AM	interior	1.9611632942687165	1.230536887962101		115.92591440941264		0.20550612114805847	3.39320196013295e-06	2.025990116683896e-06	1.446161174104876e-06
282	AM	interior	1.7351185947231078	1.0773900506443108		117.8182799867124		0.252671249694798	8.505438794262383e-07	2.872417941483761e-06	2.4165297427972394e-06
283	AM	interior	1.165376835782762	0.7586252173442013		120.95099265268952		0.4597424597853596	2.4579434850900547e-06	2.2135868518551354e-06	4.552445783385601e-06
284	AM	interior	1.6142992961897864	0.9951873433979489		119.66723638983535		0.28746309043529744	2.9280201266185633e-06	2.0400960033941017e-06	2.0619274887695433e-06
285	AM	interior	0.9408121993646653	0.6057278993824109		122.82187879623395		0.6363724446291291	3.4766112432525853e-06	4.398124274724895e-06	2.9643509150434433e-06
286	AM	interior	1.3257983817661045	0.8844015217169602		120.44944345474958		0.3658420357643301	4.9740415691695e-06	2.41833210514734e-06	3.6885373271580524e-06
287	AM	interior	1.324357579765511	0.882781001073244		120.0511121311317		0.37347577649160685	2.4831849523991467e-06	2.2918824684178616e-06	4.005058661902809e-06
288	AM	interior	1.5183621089808639	0.9557818781170295		119.58470856845169		0.31117732907217177	2.9798819206728424e-06	4.709106011947632e-06	1.9588131043026104e-06
289	AM	interior	1.368368480711323	0.8579773339679442		119.37219558456556		0.3785406441737988	9.468150473642805e-07	1.2111016644333141e-06	3.6960609290185827e-06
290	AM	interior	1.4788699722966012	0.8907465090317904		119.897196355455		0.3511501920655703	3.8112625697169138e-06	1.708722764177265e-06	1.47519403797598e-06
291	AM	interior	1.863965346586543	1.141670203320312		120.18136573595574		0.20856912882033674	1.6740954382886256e-06	1.0374081436044885e-06	2.4962234925037347e-06
292	AM	interior	1.81390620370981	1.1050881735342943		118.62010951166059		0.23243187391005546	1.1218544754082948e-07	1.0946449848846636e-06	2.7250725115944544e-06
293	AM	interior	1.612241453507758	0.9857115957642889		119.50182853008972		0.2877637740915264	3.3972972457401752e-06	2.2540345054138287e-07	2.559608064199873e-06
294	AM	interior	1.646438410371102	0.9798953384465168		118.39728687630831		0.29915858558560954	2.286547357289475e-06	1.8968435714348343e-06	1.628970967703421e-06
295	AM	interior	1.6832278512029908	1.1141542033067315		121.50019274038473		0.22754664981871794	1.6554964264278374e-06	2.7665277909072755e-06	3.7250595737798797e-06
296	AM	interior	1.3266531064696532	0.8281453486695739		118.5639447398447		0.407785309485637	4.334710558698199e-06	2.0909591238418144e-06	2.3872139771524524e-06
297	AM	interior	1.0095906587350651	0.6047648005959368		119.85140488925424		0.6453068055672442	3.0248819703163974e-06	2.1141016107527835e-06	1.9210250137892644e-06
298	AM	interior	1.7278865948739994	1.0969418404455105		118.8652166994387		0.24062818287523663	7.491528083763709e-08	1.0069683558782164e-06	3.505658772937596e-06
299	AM	interior	1.2343331692196893	0.806797341593145		119.33094995079934		0.42858224610399703	2.5531469116205048e-06	1.389267184286281e-06	4.566151212482377e-06
