## Supplementary material for "Assessing the nationwide impact of COVID-19 mitigation policies on the transmission rate of SARS-CoV-2 in Brazil": seiir_fits_boots_AP.csv

	state	type	beta0	beta1	beta2	tcut0	tcut1	delta	e0	ia0	is0
0	AP	estado	1.9814517290622005	0.7817357406136164		99.49022082139197		0.43889043742013123	2.796415074398563e-07	4.189950264830291e-06	1.3613820321313217e-07
1	AP	estado	1.8935932181883246	0.9330105561652937		101.0218528662024		0.3288274236652082	5.2252348763326225e-06	6.733288573394546e-06	4.3906365009216885e-07
2	AP	estado	1.9909698473920128	0.9041449239691994		98.1371883606332		0.3458618915896798	1.7803511290482805e-06	5.19321967455075e-06	1.926273090367016e-06
3	AP	estado	1.9159065937766975	0.970070238894223		98.3839096206629		0.31174882824780775	3.2041369485188794e-06	3.6089074349199336e-07	4.503621340091e-06
4	AP	estado	1.700759143745044	0.8253731095211818		101.00549522263526		0.40233773923675914	6.811230761480654e-06	3.426188521792787e-06	9.71475025418275e-07
5	AP	estado	1.4941380208919328	0.6474528701694783		99.58409812777869		0.5727800191092084	4.092753295519849e-06	1.1326260632831438e-06	2.483464607811699e-06
6	AP	estado	1.9344513439365634	0.8844111915857193		100.49424827895713		0.3607671661508979	5.56230335040802e-06	3.1016199811447796e-06	4.921621979030355e-07
7	AP	estado	1.9790657806549248	1.1663270209591379		102.12918970582598		0.20987384041603932	1.0472623353333607e-05	1.0430433568534492e-05	1.7635954474833937e-06
8	AP	estado	1.9485246731683574	0.7826879041282959		100.15016032153348		0.43084398688635445	9.534811709474457e-07	7.283777964116546e-07	1.5030396094164584e-06
9	AP	estado	1.607632490016224	0.8165741365170711		98.44120311702818		0.41383229063912125	2.3468185193908787e-06	6.398567643814643e-06	4.070978591230056e-06
10	AP	estado	1.759425123473357	0.9577162410206267		100.74916319847874		0.3058330798937876	5.439582431316887e-07	6.850148907588225e-06	4.754517657926993e-06
11	AP	estado	1.3200796587003079	0.6998944781172		99.81230284970961		0.5275020564230665	3.8402743634219797e-07	3.1497812442372324e-06	6.581017957354251e-06
12	AP	estado	1.91132370200183	0.835942030573599		99.10501110980024		0.3993743444195184	4.128943152986978e-06	4.7145857605993475e-06	1.39390260725962e-07
13	AP	estado	1.946454760018046	0.8376319984358418		97.41830267865774		0.3931514703659458	5.113931781877858e-07	3.482554810119288e-06	2.629581348757662e-06
14	AP	estado	1.816792428560483	0.7801674600640046		99.82716166538152		0.4434034091190324	1.1695725517025196e-06	3.207144388983055e-06	1.066528862502645e-06
15	AP	estado	1.7121605042813746	0.8855083730967197		99.67067713782974		0.3587812077760999	3.3108554441579e-07	3.241482970189675e-06	5.1129312112250935e-06
16	AP	estado	1.3843412719962156	0.6898597391002953		100.14840525244585		0.5370166746978429	1.30878408309099e-06	5.313900395691857e-06	3.163772960837888e-06
17	AP	estado	1.6823068216297783	0.9102141047729766		102.1438995287235		0.3415346038138714	4.843831897770998e-06	6.06355491345444e-08	4.358634682276129e-06
18	AP	estado	1.8298569651095244	0.8934672729913051		97.83195775582026		0.35140328054728387	4.312323990133473e-06	6.983887702727863e-06	2.789030828184218e-06
19	AP	estado	1.8013523620177443	0.818688597744369		97.06968889956906		0.4210166675629119	4.875963908489463e-06	2.7093368798175665e-06	2.2561536406798825e-06
20	AP	estado	1.136816765210131	0.6494233509565595		103.49705275281438		0.5798328388560392	4.037594936275271e-06	3.4744349038123684e-06	6.7854298191992596e-06
21	AP	estado	1.8140234937022413	0.8392853757858121		99.93415333306783		0.38967638998816684	8.701508266857137e-06	2.8694062042262697e-06	5.036469308861687e-07
22	AP	estado	1.8886171043057458	0.8292186221244849		99.46287012722524		0.4048037366276188	6.128742376818134e-08	4.929746722183735e-06	1.109629922959952e-06
23	AP	estado	1.7548062613318585	0.9244164001451199		101.80733938831219		0.3353522851657303	5.764047209991163e-07	1.9435662280551014e-06	3.833087725481981e-06
24	AP	estado	1.2914085850554053	0.6277657972813848		98.6193304119845		0.6222651690812934	3.750499808596379e-07	1.9214949411274695e-06	6.026089941233448e-06
25	AP	estado	1.7768354155209487	0.9764629553400643		102.4772249016337		0.29649921192380907	5.587815761473142e-06	5.037432532280492e-06	3.1279049263948703e-06
26	AP	estado	1.6994602341995406	1.0132507019629617		103.49873243092416		0.27630564770565186	7.128443443239208e-06	4.852433970795618e-06	4.522505632883466e-06
27	AP	estado	1.428945789662648	0.7896301004673417		99.60327934722278		0.4414078189247389	4.703580611228828e-06	5.541373790447855e-06	5.096549686331932e-06
28	AP	estado	1.700161986196279	0.8578550854846723		100.70670405243845		0.3946318838657983	6.3032609360098315e-06	3.825192564691204e-07	2.3522070053464932e-06
29	AP	estado	1.7565484977596981	0.8848772714954076		98.34138535424468		0.3579717276132436	8.119009516865613e-07	2.8491230225816535e-06	5.337768924296552e-06
30	AP	estado	1.0618053050647625	0.5860371400866867		102.40823377827759		0.6828517046752152	1.0160025613159327e-06	4.663811056086328e-06	5.578637442555084e-06
31	AP	estado	1.4085030184924046	0.8956605631304561		104.08648877675381		0.3468187811523836	2.316153861687696e-06	1.0545366672223485e-05	7.643990007737727e-06
32	AP	estado	1.9259853442246313	0.7888616239572414		100.47817467439447		0.43246656246659365	4.423497804649946e-06	1.6980606726122767e-06	1.9569793275392137e-07
33	AP	estado	1.9166120048634585	0.8571503972653559		100.38360742308474		0.3702203782855086	3.6201065241533975e-06	3.673171649584137e-06	9.48061650852536e-07
34	AP	estado	1.7697132754539349	0.8223974137584444		98.92366562102598		0.4020163545080162	3.686773972224763e-06	2.1018251467506214e-06	2.86712145937199e-06
35	AP	estado	1.3846770330453082	0.6981716628980625		100.88990772717213		0.5263293512339513	2.407435002158222e-06	9.257363925746671e-07	4.805365766812558e-06
36	AP	estado	1.2513747266054085	0.6579330508705971		100.38379894694583		0.5715418851781155	4.387316995548305e-06	3.835424391496841e-06	5.113919444254502e-06
37	AP	estado	1.611615102637823	0.760932008874501		100.20137860892476		0.4732071549222889	2.9026821610179454e-06	4.8998231379839995e-06	7.219877096236753e-07
38	AP	estado	1.9001579414524319	1.0456784387900409		101.6194376616184		0.2566216893652017	4.6892611325612925e-07	4.242038008177768e-06	5.100026377521185e-06
39	AP	estado	1.5029077814949432	0.7638767639168123		99.90514712768045		0.45753373929907315	1.621512728707455e-06	4.457360546543858e-06	4.326513845569046e-06
40	AP	estado	1.1909006914529592	0.6967924765831102		102.21349871874648		0.5328063107131359	6.602213777603509e-06	5.415215511865066e-06	5.3430165863726066e-06
41	AP	estado	1.7770247669112798	0.9291144153701183		101.90903429945836		0.3261063235507261	1.3271653338802698e-06	3.956158042134829e-06	3.368948123162302e-06
42	AP	estado	1.7223030939021395	0.7897632389073833		102.96563550515113		0.4150883157105706	2.4085102746230542e-06	6.3174378219252485e-06	5.240094513430052e-08
43	AP	estado	1.4565372172008362	0.7845112035967272		101.98792630311912		0.44523741137052386	5.964745881659562e-06	1.8002901107173533e-06	3.465379008471083e-06
44	AP	estado	1.9029638629369694	0.9130969274717909		99.98244255993617		0.33536446797719377	2.594493794596387e-06	3.0666003456130175e-06	2.7090928911266642e-06
45	AP	estado	1.9318677786209362	0.864275167042703		97.97717404460991		0.37531611798992115	4.459408400208421e-06	1.561402510501347e-07	2.8395864179793484e-06
46	AP	estado	1.876209016239251	0.8055146943807039		99.22204987723556		0.41895328548290006	3.795070743498294e-06	2.369960083994976e-06	1.125810272509155e-06
47	AP	estado	1.2845466953377238	0.7019696775214759		101.39315066943416		0.5309215855844237	8.554268240410991e-07	5.3701757506249225e-06	4.767344516009984e-06
48	AP	estado	1.0585152906838442	0.5970799126499665		99.9203160587509		0.6663981479437703	4.477749634113669e-06	6.344090475262986e-06	7.450847688506759e-06
49	AP	estado	1.7765648642007907	0.9121205778764407		100.58392825260339		0.3370091526254032	3.3971823483136277e-06	2.8831506990809905e-06	3.622054889243262e-06
50	AP	estado	1.9558120179293297	1.118140531904886		101.67407610803824		0.2276648005229613	4.544439671081231e-06	1.2054629453456761e-06	5.018689767978318e-06
51	AP	estado	1.882935401451635	0.8311940694791051		99.09294388834454		0.3968645235756922	5.7908817524385485e-06	4.6344523508607265e-06	1.6504694601988066e-07
52	AP	estado	1.56246630480317	0.7553101061286659		101.4777300705546		0.45834232307461786	3.2493050979173457e-06	2.1521180123872074e-06	2.6083959162098214e-06
53	AP	estado	1.1529861813381241	0.620438086398855		101.22097780633452		0.6359605470252655	7.775665655019665e-06	7.899865664125669e-06	5.924964750191047e-07
54	AP	estado	1.9395922706816457	1.0235387634618203		100.97063955708805		0.2716423042822412	5.3460921920737876e-06	1.3115960311620628e-06	3.559135460679237e-06
55	AP	estado	1.5773943858722235	0.6721018925510958		99.05163845653423		0.5573158250799979	3.452171184545158e-06	2.8009426782277534e-06	8.82961449871536e-07
56	AP	estado	1.8195374882892794	0.96681922979463		100.2629555038058		0.3085454061879701	5.233384249768894e-06	6.211797622943864e-06	2.6578941282559398e-06
57	AP	estado	1.7384568823413145	0.8802312291337273		102.1082746632111		0.3585375716041077	3.650253909053989e-06	4.10143589182423e-06	2.1236220866035476e-06
58	AP	estado	1.4908801667416816	0.7948420425345732		98.0648580882314		0.4483668580442707	1.0403989472925448e-06	2.989111898072454e-06	6.012820417082894e-06
59	AP	estado	1.9882662739665744	1.005589275087271		98.54625416544577		0.2892368889092033	7.947598689928682e-06	8.088731735358603e-06	1.2266434981057701e-06
60	AP	estado	1.722943525952713	0.902521023742205		99.01104739025008		0.35738174939710415	6.048801746760446e-06	7.772221532902048e-06	1.8029986066203523e-06
61	AP	estado	1.5801363401872346	0.9326526068037531		104.70640404016412		0.32123568293049304	2.3383442587766034e-06	9.387153540576083e-06	3.867369224290145e-06
62	AP	estado	1.8488768805006521	0.9620655854459825		99.04954659961669		0.3013295821041423	5.143728995131056e-06	3.1416822332794524e-06	5.093701310669557e-06
63	AP	estado	1.6459886224768163	0.8257335845627317		96.8344718937642		0.4206887898400564	3.0106953327285667e-06	1.4358624418500417e-06	5.3416586987002175e-06
64	AP	estado	1.3106765376511256	0.6679416693876957		100.87547890600189		0.5493137785657851	2.6499332471671347e-07	7.745251882194751e-06	3.580723130360491e-06
65	AP	estado	1.9074583548504913	1.1540937360715129		100.65761005864724		0.21424921336611766	1.2451508155196364e-06	7.031324215446328e-06	6.897928736135327e-06
66	AP	estado	1.73137825144061	0.8023168128978304		100.59876765862174		0.4162311691044229	1.9767496221175655e-06	3.1590237686368066e-06	2.1853773437833902e-06
67	AP	estado	1.7758705120202873	0.863859138818164		98.90966593140134		0.38044152780321644	3.579379308268843e-07	2.76968197085335e-06	3.743929876120822e-06
68	AP	estado	1.9391726632162094	0.8946263516433715		100.91303368442517		0.3478928008557187	2.148694689536199e-06	1.8762930241645025e-06	1.941341508999036e-06
69	AP	estado	1.9771930351043703	0.849778122150241		99.39829488433162		0.375290124139285	2.439969402265002e-06	2.6596928320330965e-06	1.577551043638193e-06
70	AP	estado	1.3605686383090259	0.6381948997624732		99.01168348756538		0.6099991246312504	7.014688134038208e-06	5.015907939550068e-06	2.8865075720916486e-07
71	AP	estado	1.088895106523153	0.636079953368582		100.57265034738016		0.6237534843704198	7.021644557698824e-06	6.982290517778992e-06	4.9418188344352184e-06
72	AP	estado	1.753727445519496	0.8101367427525431		99.30751991038312		0.42560593442762507	4.02570101415343e-06	6.377113998543734e-06	9.273486687144023e-08
73	AP	estado	1.9662077689973092	1.0721301780016064		98.21986043984013		0.2522827629518469	5.9693213475522284e-06	5.339815275193795e-06	4.675861066045322e-06
74	AP	estado	1.674915663968591	0.6931535941896249		98.90345337104748		0.5286545608767936	5.051775261124799e-06	3.13041267765133e-06	1.5855208073180288e-07
75	AP	estado	1.7593737096639395	0.8247646799826575		99.63298867063897		0.4061998418459009	4.43069325901047e-07	4.301857181727803e-06	2.4345728951323667e-06
76	AP	estado	1.977791363234377	0.8645970566591517		98.86313022120646		0.3644228680103771	6.017546832580219e-06	6.47729328239214e-06	2.6444025647826263e-09
77	AP	estado	1.4018698810607677	0.7438007340523425		101.5832810386075		0.47911951993038643	8.102428943413102e-07	6.3965165112364035e-06	3.516643900461987e-06
78	AP	estado	1.9477956785050752	1.05644713957243		101.21164821597888		0.25098013320557894	3.518397758093062e-06	1.9134559724307776e-06	4.734186228257857e-06
79	AP	estado	1.9760419013416572	1.2951093161319358		100.8962396747784		0.15188100394159104	2.8966267200747243e-06	1.1290707284618394e-05	1.0652781591987065e-05
80	AP	estado	1.6113555048946764	0.8601614794691763		99.70586255908238		0.4026840174177665	4.401759023163046e-06	3.0267609129957474e-06	2.9447344345181984e-06
81	AP	estado	1.7869000880042558	0.9041302348931082		99.4420480498269		0.35901916677119855	6.619544155683399e-06	3.089646831786726e-06	1.9814711337985782e-06
82	AP	estado	1.982587516085498	0.9909285041294816		100.61824062743747		0.29065215801818844	5.455948064198164e-06	1.0638062021510913e-05	4.299254116317094e-08
83	AP	estado	1.9952935692460503	0.8688998715497187		98.48563378179405		0.376945965820388	3.605552159061158e-06	5.572536314566812e-06	1.8304072052641032e-07
84	AP	estado	1.746373296104945	0.8310730583690452		96.4907717166805		0.40159582076004446	6.939499711169643e-06	3.844906686856542e-06	3.7541773115231483e-06
85	AP	estado	1.7742912168319236	0.9930540393505648		101.03270443405863		0.293667640178514	8.241072238128944e-06	2.2222815566802923e-06	3.912591892449297e-06
86	AP	estado	1.5288971494411565	0.7595705699555455		98.11682572458467		0.4728803891648059	4.777483707157851e-06	9.547512015991232e-06	1.110428002041715e-06
87	AP	estado	1.8670029314297647	0.98693496783446		101.14273355161296		0.2988806640394302	1.4594603426546537e-06	4.080225564120326e-06	3.2654445458767386e-06
88	AP	estado	1.9364553005807204	0.8178863956726549		98.35960003354526		0.41180705200969325	6.442415356282062e-06	6.649991529151093e-07	1.138260300117066e-06
89	AP	estado	1.996521836518413	0.7827106254378634		97.57982577874559		0.4507905847611296	3.502894184723456e-06	3.0360587120884e-06	2.114246119644112e-07
90	AP	estado	1.8971161136566164	0.9686769340548809		100.90142638912849		0.30262202601524646	1.0284630736905144e-05	4.992531419176716e-06	6.978732138902188e-07
91	AP	estado	1.5153031432451207	0.774907786479952		100.59195079276007		0.4583026449216262	7.603267772064536e-06	3.879411549854772e-06	1.2959247636547953e-06
92	AP	estado	1.8786210760987336	0.9374456214943718		100.86641200415967		0.3153544766130164	7.292309859203053e-06	8.719176509381376e-06	3.8990040297637593e-07
93	AP	estado	1.1215555890741813	0.5807203592482066		100.82777574539053		0.6965911414030292	2.174409891909458e-06	1.8665198049531146e-06	5.768121024946466e-06
94	AP	estado	1.2821794819345558	0.6487559009093529		100.85587207542831		0.5942823789290659	1.0052325641940653e-05	1.6775480789569793e-06	1.7079536889876914e-06
95	AP	estado	1.9982798122849712	1.0095324671624113		102.43016598046297		0.2670555226609057	3.738800210094367e-06	2.4588673290510946e-06	2.9709149824446636e-06
96	AP	estado	1.663166548357593	0.7510584540849293		101.12465689955859		0.4704477773196086	5.203139298141112e-06	1.0280666976201875e-06	1.0160148851825506e-06
97	AP	estado	1.9999820981609038	0.8889581608980291		99.96335757180579		0.3618987548731275	5.664204614826271e-06	3.014041323981059e-06	2.034142076954903e-07
98	AP	estado	1.992420650707437	0.9183099563640775		98.86640943945137		0.34503056363183293	4.161067441031535e-06	2.5420602338045265e-06	1.598544623925646e-06
99	AP	estado	1.773923773708483	0.7817553228888531		99.74828836174629		0.45292384044650125	7.472427214939827e-06	1.1472078744418583e-07	6.684966827468138e-07
100	AP	capital	1.8865735056905062	0.8553482731264673		99.3557024777321		0.31586693716699765	8.044980801469385e-08	7.685302642429365e-06	6.395195062124786e-06
101	AP	capital	1.808321667248361	0.7620456005246613		98.97043727116395		0.39430743384460337	2.1125639379222857e-06	8.000845613024737e-06	3.265525903381651e-06
102	AP	capital	1.5713390014110338	0.6719183682710232		101.10873674665854		0.48683171428822936	1.1530837124692116e-06	5.230559774671385e-06	3.0617770397963646e-06
103	AP	capital	1.9109517729451306	0.9208655679460419		101.47922297764225		0.26748765819398396	5.33903628947605e-06	1.1046331740247366e-05	5.296334246966976e-06
104	AP	capital	1.942788318130115	1.1481809091439188		101.25417187770378		0.17462146410384682	8.962241505253338e-06	5.598874033530965e-06	1.1569565545633803e-05
105	AP	capital	1.8959032280023953	0.9498761622380182		100.07109830034604		0.262322512489023	8.914844098118406e-06	9.219948550894792e-07	8.856360809949346e-06
106	AP	capital	1.8279103832737718	0.9299893753539072		102.38194725197836		0.2704985941958082	1.1551516974602504e-05	8.926323762777295e-06	4.5453897489523854e-06
107	AP	capital	1.334996336738165	0.7994633595225082		124.29156500861723		0.2402874367050633	1.2782125114499074e-05	6.631736918745519e-06	1.86124455117165e-05
108	AP	capital	1.9660080477858277	0.7814734449248356		100.45702662683041		0.38389535796008506	4.898278326052262e-06	5.080714917780488e-06	5.351881463118855e-07
109	AP	capital	1.6021238776798186	0.698058858239492		99.50968272462858		0.44941037912440396	4.448012720904605e-06	8.529335743220708e-06	4.020026847119186e-06
110	AP	capital	1.58730922831216	0.7651175357925687		102.95205238730564		0.3808763964882329	5.827452121521977e-07	4.0087322773368035e-06	7.021643924814744e-06
111	AP	capital	1.9788441733652686	0.8159539808208988		100.26597773005322		0.35232048663771703	9.73421311179506e-06	1.779093278871619e-06	1.629882661770744e-06
112	AP	capital	1.7735766147466427	0.8605409517045248		98.17765546435837		0.3256600864808296	2.0775159653099317e-06	4.262075713558783e-06	1.0080461304172517e-05
113	AP	capital	1.9466673838927337	0.7807159400458276		98.69579371586879		0.379400719555224	3.1291648154817305e-06	2.6750838390273045e-06	3.835781170290462e-06
114	AP	capital	1.6859591961837248	0.9445359367317349		101.4510819127541		0.2648495643321012	1.8509081754981808e-06	9.629456326063281e-06	1.3109437215429774e-05
115	AP	capital	1.8934006324301245	0.888279679791701		102.91003898079026		0.2780819967114518	2.5627819876951416e-06	5.026344397621286e-06	5.843492836730911e-06
116	AP	capital	1.3576765622886964	0.7133833903549119		99.71444139726704		0.4330492934049039	1.2933940924732443e-05	1.0243671078377838e-05	1.1598856457160818e-05
117	AP	capital	1.9392575893409087	0.9152811871197116		100.7951181746766		0.2795187379999964	2.6448969618576066e-06	4.12008910485122e-06	6.2727260587200995e-06
118	AP	capital	1.9614553306581999	1.1234448740237573		101.89216104408708		0.17519507623938063	1.646727520195495e-05	1.6834456774825424e-05	8.807266119982068e-06
119	AP	capital	1.4171342810980192	0.8748858427195517		124.61995864628322		0.20518335785192615	1.6033663901839232e-05	1.0827092130708263e-05	1.7941485884175613e-05
120	AP	capital	1.7966909129560928	0.7491269427839403		99.87529930555598		0.3932192531189988	2.7652747628195096e-06	4.721609814745761e-06	4.095061485467626e-06
121	AP	capital	1.238456998338411	0.7660762639387716		123.93881316510145		0.27459707210011575	1.4118692859049667e-05	1.5289026951086164e-05	1.9429202964202834e-05
122	AP	capital	1.9272138192445667	0.8057799990415907		98.9927884440184		0.3515442838592002	6.2900696683758774e-06	7.330815361832506e-06	2.801160419176326e-06
123	AP	capital	1.6334017815553183	0.820475851773528		100.74896949599658		0.33958910648373825	3.2280816200290307e-06	1.0695297884496919e-05	8.518895214592887e-06
124	AP	capital	1.4575911868714364	0.8384659975553407		124.35766120515979		0.19999770262476976	7.409376865135825e-06	8.187828019826061e-06	1.9018277776684006e-05
125	AP	capital	1.9147035104790249	0.8455401646388855		100.90812534390659		0.3207640418975241	1.0825871835309452e-05	9.050284636702186e-06	1.083084641927144e-06
126	AP	capital	1.241983961729685	0.7671659378688533		123.95387125482097		0.27583284534970365	1.4061621542810797e-05	1.7839674214754724e-05	1.844272992961859e-05
127	AP	capital	1.92603618376803	0.8924132158254177		100.2739027343516		0.2832320162075561	4.713936142945847e-06	1.0212172242903115e-05	5.591799280384288e-06
128	AP	capital	1.1454932952877592	0.6449355553367051		124.00344154153655		0.33316605301487723	1.1947334421837395e-05	1.3750013795835851e-05	1.894102804599486e-05
129	AP	capital	1.5210459092998139	0.6704576288808923		100.16540099343828		0.4885545158673262	7.766841265767945e-06	1.0620253942052397e-05	7.640223748298838e-07
130	AP	capital	1.7338107565548824	0.865286964228112		100.32980549525645		0.31364969325972286	3.086710105380003e-06	3.4014415105011227e-08	1.0668974662148883e-05
131	AP	capital	1.9894520560347528	0.9302069889675137		103.89142532962087		0.25889783188557713	9.750580212693009e-06	6.84291130679308e-06	1.9825434730296924e-06
132	AP	capital	1.8249040255678264	0.8794887562196699		101.92790095751576		0.2896404662287651	8.412778883947038e-06	9.354949248422859e-06	4.982315747143923e-06
133	AP	capital	1.818046845257955	1.1776108493068733		125.90898999784376		0.08212932053222373	1.4172970369453877e-05	1.1343111173135374e-05	1.9460585003147673e-05
134	AP	capital	1.8644619638285564	0.7961619844342878		101.5161166334292		0.3591211397856361	8.136129426095802e-06	8.16434828770496e-06	1.0504940487298594e-07
135	AP	capital	1.6242730176141673	0.7758966726191379		101.90251335652498		0.3771029755233921	8.039214962383455e-06	2.9157546288936573e-06	5.61530921729658e-06
136	AP	capital	1.3516719637742503	0.7884159477098224		124.96913671632178		0.22723983930134706	1.3407190012073889e-05	8.357659081374595e-06	1.9394409641552302e-05
137	AP	capital	1.9862042093024512	0.7495780957199223		98.03668774930843		0.3754754590662871	7.922684557535232e-06	1.0451742438867352e-05	1.5278451730482608e-06
138	AP	capital	0.9869966031091051	0.5957306357178492		125.54794625903595		0.4162835006941962	1.747030474408665e-05	1.7048298864128456e-05	1.8422393203015297e-05
139	AP	capital	1.8608686874868752	0.7946276700878412		100.56655886353046		0.36100108960844135	9.076690512623306e-06	6.055778376682529e-06	1.8563287507437792e-06
140	AP	capital	1.9010237072216494	0.838052263546127		100.70007387786971		0.3234522278941627	9.3288254367906e-06	3.9504955600697105e-06	3.2735657808843653e-06
141	AP	capital	1.4685446839004999	0.9388841819739409		124.65588292433482		0.18389802459910695	1.0301509617594244e-05	1.9316527352827835e-05	1.841922000018428e-05
142	AP	capital	1.9779619633283207	0.9639289875923235		101.11207810964233		0.2524644045322468	8.77529174825011e-06	5.301945559544494e-06	5.287768872443171e-06
143	AP	capital	1.4632895989963404	0.6754271497979407		102.19638832168675		0.4579854375997898	5.2522169423569364e-06	8.318304148483263e-06	4.5332546699835205e-06
144	AP	capital	1.4160364531521057	0.5859685284134462		99.08722067851036		0.5764925769900381	1.663772641138668e-06	9.30072846036252e-06	4.465269241633224e-06
145	AP	capital	1.6567922367625845	0.9953267238906802		124.5820705838099		0.13213331699334754	4.911032315296948e-06	7.564301176768299e-06	1.9258140994539538e-05
146	AP	capital	1.4756406473681851	0.9269035618327995		123.89483413338965		0.18233296023687873	1.7267785059721857e-05	1.139903349431115e-05	1.8729694835439328e-05
147	AP	capital	1.352449645209064	0.6929710237711909		100.80664451247961		0.45628463161204125	9.990731121204002e-06	1.5248292502557034e-06	1.2097951424322222e-05
148	AP	capital	1.9949868040166159	1.000473233950748		101.87291197955656		0.2222222768866452	1.1672509424806774e-05	6.8683398954978745e-06	6.227289935821227e-06
149	AP	capital	1.6545172902079481	0.7076265454376052		100.96836629133145		0.4303403421868575	2.4467284137465412e-06	7.739098702434446e-06	3.2778720958219486e-06
150	AP	capital	1.681691905389925	0.7920609503549302		102.21540719295771		0.3597482022167018	3.2631211223935716e-06	9.710080786012144e-06	3.691054449806683e-06
151	AP	capital	1.8650167753889064	0.7805117056331806		99.52869476124683		0.3693401122450417	6.66591743790515e-06	3.1141418452138843e-06	3.847297403573567e-06
152	AP	capital	1.9247640762158902	1.1409025123627103		124.17135510370517		0.069669069521832	4.274240413394023e-06	7.077483869803532e-06	1.9039810083612385e-05
153	AP	capital	1.4994754517272442	0.9427828064376322		123.24962219823021		0.17784468170536552	7.479605273272534e-06	1.8066901852946847e-05	1.8548346671995638e-05
154	AP	capital	1.8239223378913108	0.8093790818051495		100.6222644889411		0.351268652079365	5.117070401779169e-06	8.295656637796138e-06	3.0687452749198266e-06
155	AP	capital	1.7137061794661732	0.6483817477564046		98.54409537938749		0.5013098389497452	7.760550069084171e-06	5.2120734754620455e-06	1.0718680999959823e-06
156	AP	capital	1.8667302368466163	0.7846843558902734		98.08079087775178		0.381863107374519	2.7662108563186316e-06	1.2094612601794104e-05	1.7119597694031427e-06
157	AP	capital	1.880392556737471	0.7137931527226051		100.82557962779448		0.4173927447127405	5.325371338721524e-06	6.387463173810337e-06	1.934187609740557e-07
158	AP	capital	1.4330126040361175	0.7017616552807314		102.32156756996672		0.44176975326933243	1.2164337796489325e-05	1.966064966423108e-06	6.334992376604066e-06
159	AP	capital	1.67882358671283	0.6695343708272031		100.22599976270548		0.47591425232638807	8.227977680493214e-06	5.542838240988789e-07	2.6389924512271902e-06
160	AP	capital	1.5397793005938967	0.9109443411976169		123.04590012677039		0.17708006560593054	7.771125053456548e-06	7.068964412211063e-06	1.816562585713114e-05
161	AP	capital	1.9876158322616315	1.1632353727804536		102.40079609226329		0.15907761246401023	3.5305454833230044e-06	1.508131208889996e-05	1.362251663783653e-05
162	AP	capital	1.358478350162278	0.5346803595785249		97.24299105967707		0.6744106353623265	8.9294967207191e-06	7.189678919382149e-06	1.8252008631425287e-06
163	AP	capital	1.8759747896432057	0.9404187906209883		99.6623691292963		0.25933124739450664	8.82994670017998e-06	9.579734275312529e-06	9.116659744892532e-06
164	AP	capital	1.9716588642901027	0.9601251675004289		101.57274127332848		0.2498449331817643	5.184735968942045e-07	8.284393195973696e-06	6.365212897345826e-06
165	AP	capital	1.4362027412926754	0.5856447340551336		98.44269606481353		0.5914996499625211	2.8455433176506395e-06	9.240771511886935e-06	2.697052953530888e-06
166	AP	capital	1.5748144902180659	0.6660881809242805		102.10113606068731		0.4708132267484378	2.1622996281580593e-06	5.8036269218683396e-06	2.7909865278505185e-06
167	AP	capital	1.9672798149752384	0.8030744939225214		98.10990639055476		0.345719838462071	1.6572476909359968e-06	2.229138749750274e-06	6.646723150967507e-06
168	AP	capital	1.8395471382512747	0.7155846423447478		96.24713533847104		0.4477733425296835	6.6387657094128175e-06	8.520742370692563e-06	1.793556632938213e-06
169	AP	capital	1.9198420216302101	0.867600994826314		102.10238694017471		0.29772544622348907	1.4076559091072165e-05	3.5593263201668326e-06	2.3963515428765133e-06
170	AP	capital	1.775283229186138	0.7710352384573257		100.61923238360421		0.37439502429111543	5.768293751297041e-06	1.0581436164928159e-05	1.5747023795058218e-06
171	AP	capital	1.4184210577128642	0.6640528835196258		100.79936106129072		0.5045405940818676	3.85215227879017e-06	1.2534055205581411e-05	1.647451100078231e-06
172	AP	capital	1.5592008684921395	0.723594556766546		100.04502287724041		0.42583393761483296	3.4668371976238386e-06	5.621702931746582e-07	9.2650041603917e-06
173	AP	capital	1.5929238620011734	0.7773138549048854		102.16960499181714		0.3652005297646461	4.469931871455936e-06	5.032866397999695e-06	8.336967635560972e-06
174	AP	capital	1.962338382952928	0.8027612074179613		100.52956023125448		0.35128984693689475	5.777736253834872e-06	7.131916543743108e-06	1.176389398303311e-06
175	AP	capital	1.9997559772639744	1.1470807676124661		101.41920536820824		0.17861796587806933	8.352289403404464e-06	8.707131783025952e-06	8.382852394194422e-06
176	AP	capital	1.2801979247675057	0.6162523505333578		103.3978261374125		0.5322379041014634	5.59761069975233e-06	8.722051998034833e-07	8.375509282122786e-06
177	AP	capital	1.9812302035481666	0.8729069540952371		99.31071241712802		0.30833384154126264	1.3917973476209381e-05	1.2639774281155402e-05	2.181562418665891e-07
178	AP	capital	0.8082049141980102	0.47838160760449416		123.77183737211524		0.5887012923838975	1.917018701661431e-05	1.9375654857736248e-05	1.7521672798219376e-05
179	AP	capital	1.4244077906519124	0.7577049622761162		104.23608461198992		0.3866706138004172	1.6525121232948097e-06	4.658835997223344e-06	1.0432454626133009e-05
180	AP	capital	1.2672407302503652	0.7382408374266212		124.13229809563211		0.2750221157288872	8.117939445007408e-06	1.157657894900048e-05	1.772445909473483e-05
181	AP	capital	1.0965108500065948	0.6599433875966427		123.86782219321607		0.3550334214425304	1.2463395358644781e-05	1.4384224088415053e-05	1.932337146777076e-05
182	AP	capital	1.7527677625194178	1.0623136798291513		124.8078041493308		0.11978207227110288	1.333875509669846e-05	9.661395267304045e-06	1.2779120185949823e-05
183	AP	capital	0.8875928511420038	0.5200324701399728		124.53167149737868		0.515804914640514	9.21183593917082e-06	1.5159567079593583e-05	1.9475072500297367e-05
184	AP	capital	1.9692086086644607	1.0127683063007102		101.05527693679569		0.22717569603639978	3.313259084788616e-06	5.375739764578349e-06	8.169293746644854e-06
185	AP	capital	1.6190886466587755	0.65274155309108		101.19237926890524		0.4944946210302594	2.4161740905974323e-06	6.040421837762908e-06	1.527739691806698e-06
186	AP	capital	1.641803364896039	0.6952178449823592		100.35570659097255		0.4537928537526278	1.409352443259983e-05	3.922581543558432e-06	7.512198058036109e-07
187	AP	capital	1.5546286537256448	0.963487331824024		123.85453307655345		0.15680050641723517	1.4817651657706978e-05	1.100183741201381e-05	1.9379416676841754e-05
188	AP	capital	1.741954697071328	0.7160030404528649		99.04405274638988		0.42783458942379216	7.04708894552595e-06	8.284180889397752e-06	1.9309838060779005e-06
189	AP	capital	1.981813597302692	0.9139020944652457		102.12505939077862		0.27286248878146335	3.95419155105317e-06	9.179592961648e-06	3.0998419629231506e-06
190	AP	capital	1.9420184272187802	0.9284732586396021		100.65392015336336		0.27697975107943673	2.0736995113071093e-06	7.560226488942224e-06	5.623147256430364e-06
191	AP	capital	1.94120703357709	0.892766876707008		98.55973057999228		0.2942843956909698	1.648208317142755e-05	1.1522816457470909e-05	2.709380257706369e-06
192	AP	capital	1.9952575910322663	0.9573669856326908		101.27718891353587		0.2385726657570008	5.2553805572524465e-06	9.471213815290729e-06	6.265421072815943e-06
193	AP	capital	1.6093652425941243	0.992235757487134		124.08106188110683		0.14458578025415772	9.940176119965447e-06	1.0481720744862017e-05	1.8973497875537563e-05
194	AP	capital	1.8231758029400753	0.774586381412568		101.04691910589177		0.36263661024058713	8.223914309809818e-06	7.980069885615915e-06	1.8332686926776698e-06
195	AP	capital	1.9281155741061224	0.7906913304248178		100.17590395136094		0.3614905389471968	9.459326055774554e-06	2.9721456390418773e-06	2.2186143465958254e-06
196	AP	capital	1.8577173446951185	0.8173333338264317		102.27496022235067		0.33400994814918106	3.6012433872587655e-06	4.658688081593513e-06	3.3123644409333164e-06
197	AP	capital	1.1978523467992768	0.5860002207175139		100.30009821926737		0.5922837192088697	2.1964015092041368e-07	1.1023250820249687e-05	8.902631950263966e-06
198	AP	capital	1.9142792162006315	0.8135555448637322		100.5941674943002		0.346344819859795	7.90779760241682e-06	1.0808955847844704e-06	3.33486464727113e-06
199	AP	capital	1.703903933356564	1.063416590331323		125.72300702879171		0.11718588093691137	6.974759498812479e-06	9.450790376033645e-06	1.9091095076611095e-05
200	AP	interior	0.9352846827453927	1.9413598125902687		139.40517002548637		0.47924678411817506	2.395209206137628e-05	2.4902957177267114e-05	2.7728216609283552e-05
201	AP	interior	1.2920759900972338	1.7769706717445644		136.1558488417015		0.27622189939823794	1.9703353778557103e-05	2.102007770171449e-05	2.5220575934301287e-05
202	AP	interior	0.9132806499421187	1.939616925985841		139.44770703443663		0.5073570787522477	2.5769838966012483e-05	2.7370063280037742e-05	2.4431893244914677e-05
203	AP	interior	1.0579245396612973	1.957273981609156		139.0823032633449		0.39298535884007413	2.7506501495566273e-05	2.108322600549883e-05	2.7751564088281127e-05
204	AP	interior	1.0453406315305531	1.8816138193348189		138.97005848226598		0.4106218297143003	2.6514181998873492e-05	1.7341960924593045e-05	2.8476817485042715e-05
205	AP	interior	1.2807823368192084	1.7193529127765528		136.90968854715646		0.2767240211910499	1.7844002398614877e-05	2.455685080543027e-05	2.7703428852923133e-05
206	AP	interior	1.1624331584967258	1.8052265258475233		137.4464669566792		0.3260762619118172	2.432742794003037e-05	2.6912877975424112e-05	2.824839855169811e-05
207	AP	interior	0.9850540470185556	1.8631327412683691		138.93942157997313		0.4483087260768903	1.6135881457548283e-05	2.78891600813746e-05	2.6809159794399826e-05
208	AP	interior	1.2149445429340633	1.629014913067947		136.16059999453154		0.2999318158262763	2.8317423479162e-05	2.4455913485307015e-05	2.7208455775970114e-05
209	AP	interior	1.4278529184011985	1.8699040731878822		136.39617598365587		0.20955532592036172	1.8899665348562944e-05	2.2058845226924622e-05	2.7817055621157323e-05
210	AP	interior	0.8795136237283437	1.800089870233362		138.80220957634762		0.531725229312219	2.1497834345513324e-05	2.6271526141567424e-05	2.846148760425254e-05
211	AP	interior	1.255531312898203	1.8482196286403825		136.32275219380145		0.28096459967751974	2.236031943550251e-05	2.1538695022106947e-05	2.8368618912928564e-05
212	AP	interior	1.371601010753954	1.8726019869812343		137.63370394506936		0.23725404878308093	2.4073996948849336e-05	2.596665333842087e-05	2.819557167981537e-05
213	AP	interior	1.2040055766782618	1.8814729159704109		139.2558445211312		0.34035145917968934	1.8658539482637684e-05	2.5929325919100195e-05	1.7985872796580206e-05
214	AP	interior	1.2001086205747546	1.7941550438517841		136.94656257791152		0.2978400589116264	2.788318036420372e-05	2.7916236830244524e-05	2.8282940293764317e-05
215	AP	interior	0.9958875407205772	1.9178845871142824		138.9791898630681		0.44233844464347516	2.6719686153921834e-05	2.7909936115419315e-05	2.2850471180036312e-05
216	AP	interior	0.9635007947775122	1.4466686649992047		138.34468861269218		0.46933872764084195	2.511778296293526e-05	2.146236820780182e-05	2.8363203438257342e-05
217	AP	interior	0.9355044060298376	1.1412615271277262		135.97079633423857		0.5019170860556453	2.2981296726605962e-05	1.72981005891551e-05	2.7613702776238586e-05
218	AP	interior	0.7822141797888698	1.2337912632217405		138.24748339553474		0.6594336122730867	7.3204535999471586e-06	2.558638219948034e-05	2.487899520419927e-05
219	AP	interior	1.907599400774453	1.1077109378274475		98.951520055576		0.3479985583172765	1.2465320088757905e-06	1.8317669020122143e-05	2.8453395107251465e-05
220	AP	interior	0.8245861154993873	1.7057119484177927		139.22909138831363		0.5862233930677012	2.7771505468726075e-05	2.4560049651120013e-05	2.7223055170637637e-05
221	AP	interior	0.9159699860486598	1.2206019447042238		139.75589651318037		0.5228371839984448	2.7114853526371906e-05	1.2833359831180617e-05	2.8391683978443117e-05
222	AP	interior	1.0026948977583732	1.906569860991248		140.30930168840956		0.45048659930304	2.649366664215345e-05	1.5042159449621776e-05	2.6835904776885327e-05
223	AP	interior	1.2168256676844675	1.8709964291366004		137.16863700023552		0.3042953906016223	2.207842137104811e-05	2.198932972074057e-05	2.8460478822853622e-05
224	AP	interior	1.094072274979963	1.9445714288130573		140.34678405488626		0.38402437074346535	2.490401284788274e-05	2.606986204453299e-05	2.636076629464257e-05
225	AP	interior	1.0321718362189838	1.7928251183528463		138.59519437614884		0.4139594187441044	2.4616341427417158e-05	2.6398627519580868e-05	2.777174923370718e-05
226	AP	interior	0.9378972202732339	1.5325508305888074		138.74434596727713		0.47405187697115403	2.6875216723569906e-05	2.6975857320869195e-05	2.8249846806993823e-05
227	AP	interior	1.2662743715586826	1.7317272899277403		137.88909126303693		0.2753207271596274	2.509982520819282e-05	2.808788590852247e-05	2.76270332743511e-05
228	AP	interior	1.0875772865941005	1.8861532585947614		139.4655687089731		0.38631300322967516	2.207045632724467e-05	2.1388471341177347e-05	2.613584235084045e-05
229	AP	interior	1.2494833554065514	1.8559556675440347		138.3938157196846		0.3046220685585677	9.42300004103935e-07	2.7440879416911117e-05	2.752548056149288e-05
230	AP	interior	1.0150589243859967	1.9916271452974894		138.91245791766877		0.43827113137004553	2.447071390639329e-05	2.1415933741293928e-05	2.1306761713943848e-05
231	AP	interior	1.4453392725278957	1.858886905981245		136.1962974330947		0.20617980064570493	2.0568353887824837e-05	1.5472186809045677e-05	2.8337486849674066e-05
232	AP	interior	1.7135918750218104	1.4222765527058432		116.27321508355922		0.19791530923924758	1.5847668727792033e-05	2.7720373607715266e-05	1.767706573548639e-05
233	AP	interior	0.7920805129015669	1.9364556621767057		139.4202437663817		0.6225613731540367	2.2196032385506646e-05	2.3263687436386187e-05	2.4356159065950104e-05
234	AP	interior	1.040703827920666	1.261741816024372		135.314234076833		0.4179031643937119	2.6582463579153405e-05	2.7506790434601135e-05	2.4476051994119406e-05
235	AP	interior	1.284420762300241	1.9055214628611032		138.11584781656515		0.2771220032240883	1.5973254369200658e-05	2.440090234983375e-05	2.7105935832089433e-05
236	AP	interior	0.8395493929753236	1.6902886172939804		138.84951179764613		0.5586065265380853	2.7403566109134154e-05	2.310355132635834e-05	2.4287880104887467e-05
237	AP	interior	1.0575002220802017	1.7514549991374384		138.53927531000062		0.3971002180380665	2.8259602870349808e-05	2.4523592636654935e-05	2.4439411381460236e-05
238	AP	interior	0.9139633925294002	1.9546348980022006		139.95859465581222		0.5195262589963483	2.2811648279376933e-05	2.2427186867577595e-05	2.3578736563933608e-05
239	AP	interior	0.8190941903137569	1.7088134853517465		139.41530441890833		0.6455625263189921	2.0832159350927425e-05	2.2614624353779673e-05	1.5699536272181084e-05
240	AP	interior	1.315174414804278	1.927197389909282		136.35778088059325		0.2544070106308728	1.9323553792302154e-05	2.5433573021166756e-05	2.4601619917996863e-05
241	AP	interior	1.0268973371515273	1.8629138056464267		140.53429649767963		0.43175265498009124	2.0792398158112712e-05	2.1899696070132938e-05	2.749183784534364e-05
242	AP	interior	1.2431902048244234	1.9883426994042965		137.83628013709432		0.29346580695880115	2.7751344189288614e-05	2.6185686437911186e-05	2.4454798927605462e-05
243	AP	interior	1.0081107494906134	1.8014390454775473		138.638508258196		0.4306868532287548	2.7245451943122043e-05	2.4228315016158903e-05	2.547145437350674e-05
244	AP	interior	0.9352762079522348	1.8338932420744345		139.3285256705557		0.48580024685831524	2.5708283208607246e-05	2.2968756524090942e-05	2.749973842374842e-05
245	AP	interior	1.1350488472107982	1.9241681285710999		139.4169052624637		0.3514370050575025	1.7388507257716653e-05	2.3138122724754026e-05	2.848927500478561e-05
246	AP	interior	1.4949331820006224	1.676047145663698		136.32860231084132		0.19634061222936416	2.5101827222240877e-05	2.388515473358927e-05	2.6933694055523863e-05
247	AP	interior	0.9544713119198441	1.931547302834097		138.86321271833063		0.4616571246282255	2.6739182591519394e-05	1.952514174506726e-05	2.6810819836932838e-05
248	AP	interior	0.9973894856926465	1.8370801504686898		139.78682167204698		0.4583490967009216	2.3890711351965197e-05	1.46236532334626e-05	2.7326584503924654e-05
249	AP	interior	0.9169832037773495	1.7083004651265616		139.84831903377673		0.5072963043340073	2.535026489163623e-05	2.7376326706032053e-05	2.7737507595123617e-05
250	AP	interior	1.1677493332961917	1.8917630956550224		138.72950827876926		0.33505572788841337	2.8465675094419663e-05	1.2103813624850906e-05	2.8428484312437064e-05
251	AP	interior	0.9894674436990385	1.9007995579013792		139.67808671932013		0.45346728877721965	1.5875363719636603e-05	2.8121795060912665e-05	2.7489298651368166e-05
252	AP	interior	1.3552861587320342	1.9412302476219643		140.86221658478834		0.2655500970705127	9.153644484461565e-06	1.5290751139454073e-05	2.693770892266538e-05
253	AP	interior	1.1089567057433174	1.427529062100766		138.47991751126926		0.39226630556503816	1.5464589592051365e-05	1.237980278049304e-05	2.8262012608004635e-05
254	AP	interior	0.8593608622457868	1.8983185148014259		139.72345535465908		0.5583235302353787	2.3882645581460556e-05	2.2560377344367034e-05	2.634939735872991e-05
255	AP	interior	1.821068081009149	1.018729475592591		102.81129591548961		0.36294769610542893	2.7260657290271967e-05	1.2894453821347574e-05	2.228357156721862e-05
256	AP	interior	0.8691432110678843	1.341928004878115		138.94244856661854		0.5494554520300963	2.7270872911114585e-05	2.5980340080761964e-05	2.7118057587453872e-05
257	AP	interior	1.330830054790896	1.9132344943679827		138.5467706654491		0.2689522113512132	2.2297548715726858e-05	8.828705312942095e-06	2.6600561339163394e-05
258	AP	interior	1.0896809035806578	1.9904495217010467		139.04417433737606		0.3772956079213292	2.515080098326625e-05	2.6205431226883643e-05	2.779323832392327e-05
259	AP	interior	1.1796371527979692	1.9527291580908543		139.42761308394392		0.33455512003373167	1.962547835002112e-05	2.4894246141508e-05	2.471857936546119e-05
260	AP	interior	1.6336373009744705	0.8456271241321556		98.66929894637593		0.5297427307509305	1.6576324605782743e-05	2.4171082786388987e-05	2.5781277067593582e-05
261	AP	interior	1.0179633665658647	1.634047173813057		139.05554233023258		0.4333949768179627	2.144803857327404e-05	2.0511326622738398e-05	2.6625936108601385e-05
262	AP	interior	1.710096797706484	0.9172604615611099		101.12697309231413		0.450071433913537	1.701070398241637e-05	7.608525601035052e-06	2.6940638086577628e-05
263	AP	interior	1.2167713967314742	1.8897321186780833		138.69138834736228		0.3042685267410587	1.4360789526698254e-05	2.3642778347095975e-05	2.8085102308660597e-05
264	AP	interior	1.712387072302351	1.877680400316861		134.26643059946625		0.14077663600341736	1.9041173013533323e-05	1.3967549470144764e-05	2.3189193237786e-05
265	AP	interior	0.7966895777372225	1.7544748671782613		139.59300968150038		0.602977666736278	1.6355346820612514e-05	2.83186308042701e-05	2.7165125058059653e-05
266	AP	interior	1.1799878175279828	1.6887821733523636		140.07073272530292		0.33081211812186323	1.7991079347662634e-05	2.7645772612371992e-05	2.80314191429451e-05
267	AP	interior	1.227365845614416	1.865544180094272		139.47262473484867		0.3055867340557798	2.3434594639948385e-05	2.337717748645257e-05	2.6778281908222396e-05
268	AP	interior	1.0267362694564317	1.743515616544287		138.08632159803176		0.4222906098461069	2.704101072517193e-05	1.8094606501788458e-05	2.3967100717200865e-05
269	AP	interior	1.2652456655654658	1.977771764437814		139.57130717371297		0.2966564231136916	1.8644297901845204e-05	1.6022882317029876e-05	2.7173070849003902e-05
270	AP	interior	1.1723938047255331	1.6561683891256127		140.62464054114199		0.3433598178464326	2.8233846421721363e-05	1.550316541403691e-05	2.6855856071746358e-05
271	AP	interior	1.2600368054930828	1.8703288056743819		137.5284863029444		0.28053067732535936	2.5559282780824327e-05	1.9951571132066675e-05	2.833704067529944e-05
272	AP	interior	1.4706973366555374	1.80024971815335		136.9133907123058		0.20091495227016448	1.4216857180589774e-05	2.019643944400748e-05	2.8362764173827323e-05
273	AP	interior	1.1868522118555513	1.588240643737775		139.32556984065826		0.34298914291430443	2.0869570860081197e-05	1.1823731183270121e-05	2.549699682101311e-05
274	AP	interior	1.038260122948643	1.8310711200127194		139.31423029482278		0.4098311110850757	1.5864365729829304e-05	2.421603811862872e-05	2.7491922697454844e-05
275	AP	interior	0.9944050712135868	1.8263623435721856		140.6692650575457		0.451154686810857	1.373926506131783e-05	2.5205650112305013e-05	2.7602409463015944e-05
276	AP	interior	1.4295764829979436	1.9346132448464823		140.63132610359517		0.23186695347520947	1.32870158479192e-05	2.540789607490994e-05	2.41909411130722e-05
277	AP	interior	1.6470978767492657	0.9600503723586203		101.56268015143498		0.42088954888947827	2.2674431317145587e-05	2.705144151638235e-05	1.9713564662311242e-05
278	AP	interior	1.145675263533997	1.6549952933279046		138.57707261671845		0.3398447530219937	2.7500273908314396e-05	2.464598917803649e-05	2.7599675421830862e-05
279	AP	interior	0.9218001501284314	1.7322716823142437		139.54077828174465		0.4957027703060777	2.7215454965456896e-05	2.680160724164655e-05	2.7967970987140083e-05
280	AP	interior	0.9898823874341939	1.9655167797751798		139.96484768419108		0.4570714986981857	1.82171747904373e-05	1.9244653134977357e-05	2.604332921792911e-05
281	AP	interior	0.9831739180678741	1.6946421123822106		139.83093299324838		0.4570964549249896	2.6921242704558225e-05	2.506597054507013e-05	2.8222052532051058e-05
282	AP	interior	1.4222891827028705	1.7491936372506092		137.58301482295406		0.22033886153898036	2.3448762615787638e-05	1.7959674257870994e-05	2.8438794904936777e-05
283	AP	interior	0.9149672430800928	1.9446138903089367		138.51954585505123		0.5027970299645922	2.4635921577141616e-05	2.012935134327131e-05	2.621085676280498e-05
284	AP	interior	1.3826136066444932	1.9960981919294327		135.9486819637705		0.22193010329779667	2.4412169229355023e-05	2.0432661323446726e-05	2.69555480196505e-05
285	AP	interior	0.8438665730352761	1.5403591838178465		138.91198529261328		0.561676783438225	1.9059793597131554e-05	2.7819105820600023e-05	2.6990496442005747e-05
286	AP	interior	1.0838302844720369	1.8262369888836414		138.93941058764074		0.38566345270424435	9.575921396619737e-06	2.700479250506519e-05	2.823028155844357e-05
287	AP	interior	1.3524754598575575	1.9587956415916539		138.60057232931712		0.2410020209133424	2.62386981793485e-05	7.198584042396105e-06	2.842572227388866e-05
288	AP	interior	0.8579390754093764	1.750008295801266		140.35088379659973		0.5677570771089451	2.5497960654887544e-05	2.3989252593735056e-05	2.5788217185241438e-05
289	AP	interior	1.3032557447036015	1.9892156949206763		138.7275102685815		0.26496117665273644	2.096870096690911e-05	1.8239210840029022e-05	2.7407789716663242e-05
290	AP	interior	1.0939579616011221	1.8014734009252051		138.41072368628767		0.3742597357849556	2.7411725903241426e-05	2.0766108213737732e-05	2.6935556910286172e-05
291	AP	interior	1.0614208155226503	1.560185001165039		138.35817543006078		0.4005062493151227	1.147505674423644e-05	2.4420214351874226e-05	2.759199846786963e-05
292	AP	interior	1.1548594119986828	1.7340951756329894		138.19269629396882		0.33612463499248646	2.2551516720437686e-05	2.2421172288958044e-05	2.7752595866639116e-05
293	AP	interior	1.1920049291334665	1.8562669003988341		139.14259052976675		0.31528454149712365	2.7872881175540206e-05	2.739520530711064e-05	2.7296782843437052e-05
294	AP	interior	1.7344638186195793	1.0257199955948706		101.23362971565722		0.37428603856374626	1.233459779304489e-05	1.56000793084269e-05	2.842462159218557e-05
295	AP	interior	1.7641788854493925	0.7546244543423741		99.77876141870547		0.6347156673095519	1.8507742663990988e-05	2.30479485681147e-05	1.0654610590375071e-05
296	AP	interior	1.264192793218402	0.8617880134840233		104.06892434694583		0.5200313959665184	2.4108878698635603e-05	1.7026600235283805e-05	2.126088511527687e-05
297	AP	interior	1.1269858481509734	1.811838881872374		139.62937311864735		0.35854021205346026	1.5969650796933277e-05	1.9543164201159647e-05	2.8242237100826895e-05
298	AP	interior	1.7909660667297223	0.8356964231109288		101.15408180050244		0.5194336862019501	1.0398622240256788e-05	1.3596546369453905e-05	2.0658836059056558e-05
299	AP	interior	0.890969606441874	1.8598645165162957		139.93031052529597		0.5256829030473389	2.6729948317779373e-05	2.0077760379359267e-05	2.6478023222109382e-05
