## Supplementary material for "Assessing the nationwide impact of COVID-19 mitigation policies on the transmission rate of SARS-CoV-2 in Brazil": seiir_fits_boots_CE.csv

	state	type	beta0	beta1	beta2	tcut0	tcut1	delta	e0	ia0	is0
0	CE	estado	1.6791728502538539	0.6515649960937421		92.36353623227305		0.571683547937432	9.077912640676933e-07	9.665441252781722e-07	1.0427856712303989e-06
1	CE	estado	1.6390374328527482	0.6745226632221362		95.29784760385884		0.5357385469798319	5.153714836081748e-07	6.676398858324139e-07	1.03734019163813e-06
2	CE	estado	1.8707227628894403	0.6064417713962259		88.803115777904		0.6498599676113052	8.826733964079913e-07	9.021880175801223e-07	8.727805553797878e-07
3	CE	estado	1.840134997490937	0.6638853068718126		93.30196756293203		0.5465816295635539	5.581440437126781e-07	9.061970698808033e-07	5.469301655226352e-07
4	CE	estado	1.7046939816021	0.6533569537580339		94.19727613972321		0.5505741809837239	7.787921867368813e-07	4.3081510737718226e-07	1.0211447726839205e-06
5	CE	estado	1.7932780947338918	0.6695279375696219		93.28612731146431		0.529613411504947	6.77384681145566e-07	8.298709187687032e-07	9.641224000336121e-07
6	CE	estado	1.90930643927074	0.7335936085198512		95.31636452617401		0.47596472172894044	1.0530763158538634e-07	1.0134590717850759e-06	4.7639764149417387e-07
7	CE	estado	1.8548321340879041	0.6996114036821071		91.30066958207719		0.5305490090831874	5.153160441977535e-07	5.844808267111259e-07	1.0030457428836613e-06
8	CE	estado	1.8117601940837824	0.6583624321001772		90.5719705601977		0.5730140399012555	4.462778039940867e-07	1.0052663324124337e-06	1.0616102557703334e-06
9	CE	estado	1.9776643112559544	0.688857211150631		90.17727849249903		0.5387808842307545	6.961072654870105e-07	7.426035394351972e-07	8.451567074262708e-07
10	CE	estado	1.6425702192292784	0.73388693663596		97.73190788965665		0.457509494240071	7.254194911818988e-07	9.028936672299508e-07	1.075185301632279e-06
11	CE	estado	1.7101356604171143	0.6254843834588072		92.54403927472298		0.6063598848274944	7.199880899059407e-07	5.934851739609485e-07	8.875469450660839e-07
12	CE	estado	1.6645593684199382	0.6981105711016095		95.12726313645699		0.5059367164535803	6.554259200083629e-07	1.0844064632472267e-06	9.908207463169468e-07
13	CE	estado	1.7620458659450065	0.6758108970182166		94.20668876001648		0.5279553499071982	7.239895320437636e-07	9.507533672272553e-07	6.859430231287774e-07
14	CE	estado	1.9362403137861228	0.7637166812197667		95.03350345885143		0.437625050212362	5.73750971926998e-07	1.374068800274124e-07	9.696059787985503e-07
15	CE	estado	1.736178546929326	0.6533458336982021		93.12395934616661		0.5584720919129291	4.942222971938599e-07	1.00681781499242e-06	8.948091619015416e-07
16	CE	estado	1.7821988205920802	0.7335935262095267		93.53433121483953		0.4812470866312313	1.0109455143448632e-06	7.161589545331469e-07	1.0357846685948837e-06
17	CE	estado	1.6106322402294266	0.6750839190123273		96.34809221433248		0.5298779637156779	5.272782952936021e-07	9.697773910845649e-07	8.317669699149287e-07
18	CE	estado	1.8817837676287463	0.7936999644751663		94.77023444486882		0.41438004578828747	8.437209208610684e-07	9.32345812881362e-07	9.85802363550763e-07
19	CE	estado	1.6270243887002964	0.7148230591697574		94.98495675445602		0.5061703825112006	6.287015029107818e-07	9.55011761956637e-07	9.572912036153968e-07
20	CE	estado	1.7565745814862659	0.575116754148221		91.29166944094486		0.6680973816393804	1.992561370832273e-07	9.323730465098181e-07	7.810584972031682e-07
21	CE	estado	1.683737722414517	0.6484487267105847		93.8693865428172		0.5662146001728227	5.619299559833032e-07	9.65112385343504e-07	8.366386007470282e-07
22	CE	estado	1.8350409606800528	0.725988908736493		93.0818208913549		0.4887675775267208	7.057790050592122e-07	6.293442298710908e-07	1.0118444133681375e-06
23	CE	estado	1.684372187261962	0.6427538426356845		93.11744322670444		0.5841872405658621	9.555915867578937e-07	5.335634961440047e-07	8.652429939177956e-07
24	CE	estado	1.813595022617183	0.7161763157522137		94.71794228045194		0.4749927650434616	7.454497950816491e-07	6.289140170143462e-07	1.0452823195565893e-06
25	CE	estado	1.5575247654273845	0.6724851230180914		96.80919266899326		0.5549667037477809	9.337192336365212e-07	3.775895618369409e-07	7.801535382747485e-07
26	CE	estado	1.7569733123745306	0.7758925333115677		98.04601521806221		0.4270199266335259	3.182834697552805e-07	4.91571096406854e-07	9.66532237282356e-07
27	CE	estado	1.4890847988890572	0.6408013337526388		96.2576833266677		0.5659447592479032	1.0271789569634098e-06	8.860674369906234e-07	1.029351325189789e-06
28	CE	estado	1.8654203204396163	0.7851243553756172		94.47801636202566		0.43181376913765795	5.270042696166628e-07	6.002947689054717e-07	1.062439221652794e-06
29	CE	estado	1.8214528230847742	0.6730851637406335		92.63756551663761		0.5417569945025775	6.220247736025572e-07	8.14734357158947e-07	7.609613789924087e-07
30	CE	estado	1.5329238387629218	0.6945077315313458		97.77331446564179		0.5071105554942303	6.705062462402836e-07	8.131755713232719e-07	1.067668954983022e-06
31	CE	estado	1.5104338783721263	0.6386958729335104		95.78163062040485		0.5773611351083108	5.699861200808595e-07	1.0246414261232e-06	1.0133596904492265e-06
32	CE	estado	1.646771231114918	0.6073283028816525		91.94105124190412		0.6308531306698223	6.53672276273976e-07	7.826141715993285e-07	1.0771526672924197e-06
33	CE	estado	1.673917850505052	0.6993721433525654		96.44145777343041		0.5055254175110234	5.809623815286526e-07	2.902255530667549e-07	1.0211517675791335e-06
34	CE	estado	1.9461379410908235	0.7461310360370595		92.65566751075121		0.4584358125692932	7.469415639828822e-07	9.624201868681345e-07	9.558068418143169e-07
35	CE	estado	1.6370376113016705	0.693377653156942		96.61320967474741		0.5037141934086211	4.905907072846996e-07	1.044227497386129e-06	9.028081445500339e-07
36	CE	estado	1.5925217356744763	0.6435759616434966		94.9813501852097		0.5713891493272512	6.402358212741116e-07	1.078815041253938e-06	8.207851169075095e-07
37	CE	estado	1.5875486590252947	0.6765393514591324		96.42828824944006		0.5167475176365705	6.630479536191853e-07	1.0083840872387093e-06	1.0690320827295867e-06
38	CE	estado	1.8880074762916665	0.6470202299177107		90.3470929762837		0.5900789614942555	1.0344117646867458e-06	5.514423807472897e-07	8.331183954466403e-07
39	CE	estado	1.855677204713517	0.6380329695046539		92.46347017043176		0.5805431465301238	7.508619234783668e-07	6.794366214018872e-07	5.564923735111971e-07
40	CE	estado	1.684963083475389	0.7016844097730428		96.14039466855242		0.49542453516531787	4.4687082420435835e-07	5.894615772260358e-07	1.0809036032721595e-06
41	CE	estado	1.7000498162045503	0.6034393569390017		92.3333535288095		0.6164276901556761	4.861375481484092e-07	1.0170449221956552e-06	9.89818697416282e-07
42	CE	estado	1.9910342893827087	0.6897140084933753		90.74991565341112		0.5373063140744165	4.6162235577219303e-07	3.6666666309795836e-07	9.66284384048144e-07
43	CE	estado	1.769691979984729	0.6195606262544497		94.24098394156589		0.5953669610746547	5.809863648256182e-07	4.236758804911752e-07	5.740340606705494e-07
44	CE	estado	1.9509640889308864	0.6877081229066782		90.34956126781553		0.5373419945424934	6.445474596535957e-07	7.584168609291151e-07	9.934750798615255e-07
45	CE	estado	1.8155163173404834	0.6617480347632568		91.73248841092804		0.5655366219593594	1.058041945704469e-06	8.572099561092011e-07	6.479673043922888e-07
46	CE	estado	1.6893769049854463	0.606503285485472		93.89328724074427		0.6055573844613789	9.555109333683341e-07	6.64974959616585e-07	7.166053262534143e-07
47	CE	estado	1.6801395350208064	0.6071691108813138		92.74797534518203		0.636934383865986	1.15286755368945e-07	8.919013252223463e-07	6.240118409899732e-07
48	CE	estado	1.977459758327729	0.7434998482839363		91.92626005075509		0.4700315348017402	3.4153516982272784e-07	6.280578058474462e-07	1.082346379267989e-06
49	CE	estado	1.7891091045823304	0.7224408463102504		92.97060753155141		0.50512930370798	6.328754461444195e-08	8.336823514908266e-07	1.0116683823413804e-06
50	CE	estado	1.9036914941167982	0.8799061230944674		95.53792804962136		0.3696677456471961	9.35006122208625e-07	4.891466640558762e-07	1.0162203079597436e-06
51	CE	estado	1.6708996286888342	0.6368444459588068		93.2075100931033		0.5834229631466596	5.714245537037416e-07	6.153031851381198e-07	1.0373143129941662e-06
52	CE	estado	1.9912860868571123	0.6596030585974221		88.9503759704323		0.5919820123835124	6.997516756880504e-07	7.910016715343754e-07	7.307036305481138e-07
53	CE	estado	1.5769214504601976	0.6633788743042656		95.26561832978173		0.5445477050194297	5.767209492579988e-07	9.565813839408723e-07	1.0874721001156276e-06
54	CE	estado	1.5872912032190236	0.6088674036374784		93.98523676998755		0.6198648578247555	7.185014180536125e-07	5.213815516846241e-07	9.635374141744153e-07
55	CE	estado	1.8750828728779347	0.8172777338924525		93.6404994216742		0.42383362920431655	8.63370666048371e-07	5.045713296311026e-07	9.963446046042715e-07
56	CE	estado	1.7100661802730643	0.71903289145882		96.6357379453561		0.4695659017001422	3.499048927505862e-07	9.513491359491452e-07	1.0282385322013763e-06
57	CE	estado	1.9262603882805187	0.9289781116054843		97.59478594950724		0.32510684936084094	5.291958104427552e-07	7.61271556543421e-07	1.0555052247424758e-06
58	CE	estado	1.7704639829106736	0.6570587206954502		91.34284606322292		0.566632767106385	6.577546001516413e-07	1.0222375416757642e-06	1.02095650996643e-06
59	CE	estado	1.8580406814153336	0.6676720420480625		92.15055344138479		0.5429192150154045	2.3469883242294563e-07	1.0635211742583396e-06	9.137559402333935e-07
60	CE	estado	1.979974290843812	0.6684066708508486		91.56310454633305		0.5562296470530392	2.9035077509809616e-07	7.994257886927466e-07	5.662947287657317e-07
61	CE	estado	1.9236760968535997	0.6825093395042943		88.11116259827828		0.5672896304849392	1.0611787553728116e-06	1.024607605773847e-06	9.744127655253192e-07
62	CE	estado	1.808011213955415	0.590063049958453		91.45838787646764		0.657595713441235	1.0515122422440424e-06	3.7271681867921387e-07	5.671619796406592e-07
63	CE	estado	1.6192264004577068	0.6969714865494988		95.62988067023758		0.5144606012037717	9.44945782052207e-07	5.315477416874752e-07	1.0823004995116287e-06
64	CE	estado	1.7818309868354072	0.7394205645135892		95.40293508171337		0.45656257463287775	8.949333413345285e-07	7.615580242478186e-07	9.917506421335609e-07
65	CE	estado	1.70201233477201	0.6973157168287512		96.43158991265008		0.4980590342247393	1.5157448413582484e-07	6.598339937203901e-07	8.644878312826811e-07
66	CE	estado	1.8372292858455654	0.7005576253040382		92.46263876823637		0.5145022847629765	1.592916024589795e-07	9.081930341775104e-07	1.0491638464229771e-06
67	CE	estado	1.9109116567237256	0.6022417630147844		90.96831590479262		0.6356044927646576	4.849105887181196e-07	5.125244406188002e-07	6.329772167258239e-07
68	CE	estado	1.727233182213703	0.6220631787793671		92.44504508975965		0.5976351102397566	7.22093149530685e-07	6.272145455731203e-07	1.0054908531386736e-06
69	CE	estado	1.7392412379024775	0.7300532680391061		95.5928218906545		0.47674407662521	5.582957292877182e-07	4.772270738680699e-07	1.0451476244959822e-06
70	CE	estado	1.9827020704228455	0.6673485945022376		91.97282901390845		0.5494784763126979	1.5899260722089902e-07	5.46939076795891e-07	7.266166704488901e-07
71	CE	estado	1.7213325423961578	0.7111781071737603		92.7554900015777		0.5231593948930624	2.3296743037813345e-07	8.358301813148913e-07	1.073582780266426e-06
72	CE	estado	1.6134239330344284	0.595521381607015		93.6045276600503		0.6436463879793299	9.645096887080001e-07	2.062923896598752e-07	8.207074601177167e-07
73	CE	estado	1.9113791931128992	0.7714516555268196		93.16636891840508		0.44117199303748306	9.220307580702492e-07	1.0776837625009487e-06	9.04488316369675e-07
74	CE	estado	1.8562074141010616	0.6767646093842059		93.34986994868036		0.5211130034619466	1.7758260576658483e-07	7.015610132043951e-07	9.521543760524742e-07
75	CE	estado	1.5553387064834228	0.6780377348489263		95.0084903654052		0.5532689231504861	6.567540658695797e-07	6.22410094317326e-07	1.0816257240378159e-06
76	CE	estado	1.657923928283188	0.6640773143157287		95.80041536727867		0.5375718335084945	7.848276443642051e-07	1.0271040183441908e-06	6.116467998044254e-07
77	CE	estado	1.9747542260376316	0.7835949863959747		95.08145002173319		0.41606269482981484	2.5650782815615494e-07	4.0642401861083646e-07	9.913473711147638e-07
78	CE	estado	1.7835817522898143	0.6526767463003448		92.74108763674884		0.5613992489567381	8.236246687884916e-07	2.8917941606902704e-07	1.0480375884948688e-06
79	CE	estado	1.9202786916804904	0.649263683357425		91.08450406858087		0.5669661970395279	3.6955675068015597e-07	6.931225954964412e-07	9.339783429291097e-07
80	CE	estado	1.707431400927668	0.6211071942681944		92.92755848679543		0.6160432700136553	7.154461419265515e-07	5.672277435258738e-07	6.641383047399955e-07
81	CE	estado	1.7039294087510712	0.6335113136292067		93.76066984342269		0.5779567043509529	9.87739847854044e-07	9.488725370354582e-07	6.233677263393458e-07
82	CE	estado	1.8557829258086733	0.6376051452759489		89.55359034540494		0.6054065335101418	8.96546098595681e-07	9.071611918455806e-07	9.010439249478089e-07
83	CE	estado	1.8170457639221038	0.6380200874135232		91.20274234077861		0.5817504548322165	8.70766508306584e-07	7.328218254106888e-07	1.0442513002270815e-06
84	CE	estado	1.788979506408479	0.7428717396929269		95.088169036623		0.46086799634101	8.979945612860396e-07	5.94587883995349e-07	9.659207931963067e-07
85	CE	estado	1.6537236343837298	0.6343605884369742		93.18060026231167		0.6071161294907623	9.644004199763469e-07	6.981558574534557e-07	7.377561195935158e-07
86	CE	estado	1.8862689863205433	0.7123830797434508		93.7675177828757		0.4897370773571222	7.617653111044607e-07	3.3775528623773624e-07	9.119293178939949e-07
87	CE	estado	1.6816366521001176	0.6802448118354972		94.52894764503779		0.5459985479581019	8.502988072695999e-07	9.157991585379786e-07	5.514885104036162e-07
88	CE	estado	1.7846901930592067	0.6410531507258431		90.81155511281962		0.6002258714474903	6.124626400124725e-07	9.915977166316021e-07	8.406668423725331e-07
89	CE	estado	1.5474442608702714	0.6322124805058009		95.20831026389993		0.5845206858017842	1.0082569412768048e-06	5.201450826566787e-07	1.0392143791483872e-06
90	CE	estado	1.929834608521631	0.6301891020039966		91.28941435668571		0.6012461404588088	4.2586190494451194e-07	8.841254072542637e-07	4.885340288992554e-07
91	CE	estado	1.7816195017568575	0.6802382225977902		93.26446218748114		0.534037771903218	5.083908067169713e-07	9.13303078575449e-07	7.839967322622234e-07
92	CE	estado	1.774952965543294	0.6064364153827668		91.68775524902972		0.6296041688015936	2.2790083630265084e-07	5.549072108809957e-07	9.383566229841534e-07
93	CE	estado	1.5999632452165982	0.5919442976762012		92.00945344347598		0.650826246420636	6.234247715328872e-07	8.813673750606031e-07	1.0635341560353472e-06
94	CE	estado	1.9029203892298132	0.7024354623035178		92.88011874408		0.4971566885398076	4.833193211710995e-07	8.361884156227382e-07	9.200927283830864e-07
95	CE	estado	1.774976367417311	0.72458901388491		94.24736116755791		0.49415809811828587	9.654277633410783e-07	8.666160684515043e-08	1.0583400279902683e-06
96	CE	estado	1.7145883861055076	0.6715526609194845		94.21594464767625		0.5321957999247494	3.141987544542128e-07	1.0580152050361076e-06	9.502258154467666e-07
97	CE	estado	1.5113971866005658	0.6118472122551732		93.46614049555492		0.6314144706859844	5.823483194644795e-07	1.015078231475007e-06	1.08367132190216e-06
98	CE	estado	1.7326913327155689	0.6874563409958564		94.83002465667647		0.527514732319674	1.0641365512608644e-06	9.006015996434218e-07	4.3241459460623173e-07
99	CE	estado	1.5123975347305516	0.6463501695251674		95.27766879948877		0.5809208360104674	8.428723561853055e-07	5.992824852215293e-07	1.0759925815628094e-06
100	CE	capital	1.9792024726847088	0.6834480383848055		91.3256292424937		0.47422087278462394	1.341608055090791e-06	2.7256354446567123e-06	3.607254697810855e-06
101	CE	capital	1.8144549313841376	0.5295834407749335		90.12353365937422		0.6865815528366388	2.107829296450425e-06	2.048326892336511e-06	2.363340828020403e-06
102	CE	capital	1.4999593606956476	0.5186099753780553		94.99808797723705		0.6443559891633525	2.5226346478306024e-06	3.234934945430738e-06	3.4430631595904324e-06
103	CE	capital	1.6023468290596936	0.6363687584435452		97.46799399003206		0.49056727192080757	3.1733737670280603e-06	2.2168914668307158e-06	3.634974645697312e-06
104	CE	capital	1.975584868196512	0.6491256259373421		93.22760294824474		0.486869282265508	3.351347601098902e-06	3.141529909630304e-06	1.5844457295417383e-06
105	CE	capital	1.7982931088447738	0.6935719905930041		95.35813830834775		0.44562893403398196	1.5119683905881416e-06	1.6861059239429607e-06	3.7613517262726884e-06
106	CE	capital	1.9519856907473623	0.5295308918710397		89.74918835879546		0.6520908641514915	1.4336342790729283e-06	1.595143946173879e-06	3.6952980558198087e-06
107	CE	capital	1.7373461437129043	0.6557147384387132		95.53008823571277		0.4696248538194217	3.38020825049497e-06	2.7019546912209263e-06	3.2958710307642175e-06
108	CE	capital	1.6632120533347607	0.5681864807047369		94.28820480711119		0.5677440487358538	1.2963285275491793e-06	3.4012330656544123e-06	3.5919357790416246e-06
109	CE	capital	1.8626354672814882	0.5931592809897003		92.43536876139432		0.5518115174203981	2.6218562046630457e-06	3.2828521019792477e-06	2.3806617076241464e-06
110	CE	capital	1.6998230468978348	0.5897016304318196		93.07767911327878		0.5706393717931781	1.7197893672978245e-06	2.274900787335018e-06	3.746329156105317e-06
111	CE	capital	1.8770190891933014	0.7120795618340646		95.94207125369847		0.4143455084581676	1.9538344722714185e-06	2.4028002068161508e-06	3.1428226868678807e-06
112	CE	capital	1.5860710163995102	0.5505583151099244		95.62848760763862		0.606000015068795	3.102377781055811e-06	4.961566326722831e-07	3.0779484226322393e-06
113	CE	capital	1.7542243122532182	0.6732229551688718		96.30974503422568		0.44302889181337757	9.635955351368318e-07	3.5892549724104648e-06	3.7655845302339907e-06
114	CE	capital	1.7558906420098621	0.6055406613812511		94.16661831592754		0.5322470636289379	3.056486366209785e-06	3.6593763397299695e-06	2.0607330547235917e-06
115	CE	capital	1.71323054050046	0.5630541210207841		95.73984081203977		0.5824402475460149	1.458780722715283e-06	1.5416677658720982e-06	1.8622979054410681e-06
116	CE	capital	1.609802410128801	0.5806841298132289		95.91143557613267		0.5507238049317692	1.5718521159090783e-06	3.4344331656725726e-06	2.9989281550683276e-06
117	CE	capital	1.9193684876414159	0.6123598479974677		91.63938555498612		0.5421416110017769	1.235311453147217e-06	3.723250379318538e-06	2.447824428063524e-06
118	CE	capital	1.529957000944263	0.5235336705257735		93.46310174832756		0.6578520913299609	2.152055850110551e-06	3.0850957196267253e-06	3.7009937050107753e-06
119	CE	capital	1.9679273013209784	0.6061311188364544		90.5054231439222		0.543585347974459	3.0244138450125525e-06	2.345058219407777e-06	3.6282005074817624e-06
120	CE	capital	1.848753328377867	0.6340529718453916		94.66684910184726		0.49461021111167036	3.7648361112424346e-06	1.3007691893778174e-06	2.496232347190061e-06
121	CE	capital	1.6809753297233212	0.6052222929050108		95.58967643770677		0.5215123130848807	2.695897013902408e-06	2.9776235094103143e-06	2.9128441585031966e-06
122	CE	capital	1.785273308807546	0.6848177281768576		96.60899961374143		0.42754489355442293	3.1535603190793834e-06	2.5026114394161533e-06	3.5824676790236426e-06
123	CE	capital	1.5814806471024887	0.571029769898459		95.95985897523333		0.5671938439077925	9.092258103732995e-07	2.4426962661409642e-06	3.656620036497636e-06
124	CE	capital	1.866941713755861	0.6323253770829474		94.06058499715311		0.4919342589392112	3.136902082763984e-06	1.4786944796792977e-06	3.131172708014415e-06
125	CE	capital	1.7168984810293648	0.630346208187531		95.54599767202969		0.4973584312021339	2.762232510085343e-06	3.2241543951006117e-06	2.7693795954604665e-06
126	CE	capital	1.73800166443836	0.6636359134133842		96.68616617046273		0.44850590629252907	1.6076272793921308e-06	3.189559761078147e-06	3.663291525080916e-06
127	CE	capital	1.9404648516573224	0.7487190934327789		94.14015220738402		0.41245546074475775	1.6602974819385954e-06	1.533688488366348e-06	3.3730008641505088e-06
128	CE	capital	1.7876709890321891	0.5987280080483796		93.09781655743436		0.5349847372876533	2.7266272666610625e-06	3.160415705215228e-06	3.4688732695285065e-06
129	CE	capital	1.4415125615122646	0.5919625901547984		99.92393659625971		0.5243750618085498	3.2346923457708476e-06	3.744440793536549e-06	2.9836793741429934e-06
130	CE	capital	1.6056638062770094	0.5574618473535725		92.51099700564527		0.6266006723455927	2.477188122273248e-06	3.3530704862051425e-06	3.4195875832510807e-06
131	CE	capital	1.6968240079726415	0.680183639635376		98.07386042544573		0.4423475881591928	2.46297165234954e-06	2.5722207579587874e-06	2.8622075581012386e-06
132	CE	capital	1.501605124184531	0.5226513613488912		93.40866496454598		0.6665600723883687	3.326454845891204e-06	3.3747949607901426e-06	3.441036004999676e-06
133	CE	capital	1.6674685254112038	0.5802334555382346		94.89113067597432		0.5613950875378185	1.558578730620175e-06	2.047689415789932e-06	3.199822576595813e-06
134	CE	capital	1.6115375376794536	0.5630076311272972		93.29883023026431		0.6079110227372644	3.7435781016611534e-06	2.78811026940055e-06	2.9188010971506274e-06
135	CE	capital	1.7446989238359445	0.5638540768526763		91.93421216262112		0.590183715652188	3.2410900953373046e-06	3.152345047769554e-06	3.6642494272534024e-06
136	CE	capital	1.8005179237734166	0.580746320244903		92.22841967766404		0.5661866272343181	2.3056719388350206e-06	3.5323996301034888e-06	3.1517641470359596e-06
137	CE	capital	1.6088246044347803	0.637572304783135		96.67427337184034		0.4880937656634291	3.094329680429481e-06	2.9491807691462424e-06	3.7047878877003746e-06
138	CE	capital	1.6896901712033245	0.6521456055617527		95.66987322449518		0.4815864888863369	2.7066521209712277e-06	3.6992356220428276e-06	3.1131674049746533e-06
139	CE	capital	1.9612479302829773	0.7019062597214676		95.53047707829626		0.4154392216081631	1.6377187427445958e-06	1.4071622719911714e-06	3.174304408655102e-06
140	CE	capital	1.7625660068404447	0.669676640592907		96.41958080827332		0.4447800989150468	2.390209933348551e-06	2.492208725628067e-06	3.324714036907603e-06
141	CE	capital	1.8787208090304008	0.6320268057384076		92.12719689045153		0.5022739067100771	2.4501439234933122e-06	3.4642554653690986e-06	3.731982256252317e-06
142	CE	capital	1.7451067526345032	0.6183199454971845		95.5646023833988		0.5128722507585023	1.5087834788982457e-06	2.951512065217023e-06	2.451629727623273e-06
143	CE	capital	1.7267870454714176	0.7025424054527373		98.37574385821142		0.41053705831072673	2.410990047262024e-06	2.815950581713404e-06	3.559878495337219e-06
144	CE	capital	1.7502253664846579	0.6022832873340529		94.39859669006371		0.526165256626763	1.1418540488912802e-06	3.517980651369446e-06	3.1925194514159464e-06
145	CE	capital	1.495725843803158	0.6463738827656527		103.2785333540192		0.4395464813024051	3.132638511819348e-06	2.407665815455793e-06	3.5875430953763894e-06
146	CE	capital	1.864355143841495	0.6751932105268748		94.25688227852696		0.45238935663332297	3.5065076714821864e-06	2.3157670877995653e-06	3.5385152854577844e-06
147	CE	capital	1.9881658991945312	0.5546952688054221		91.63397832628999		0.614859330549191	2.003531507435932e-06	4.112978101999315e-07	2.375129391454335e-06
148	CE	capital	1.8188504995427683	0.5539125490766269		93.9095762469671		0.5964010605713638	3.518746480275488e-07	2.0841925459851775e-06	1.979142977459896e-06
149	CE	capital	1.9358983670458456	0.5837659305228127		90.83543328143134		0.5687782063431324	2.94337932614564e-06	1.8294765194256282e-06	3.7488423946596107e-06
150	CE	capital	1.8149343654483194	0.60058060448531		92.93972722481632		0.5553763854319584	2.7620608937355428e-06	1.618799059021828e-06	2.7855919594075997e-06
151	CE	capital	1.5798798720932943	0.5315416879061596		95.67904485982807		0.6250781484508031	2.85676817584466e-07	7.477603244687181e-07	3.762702089194828e-06
152	CE	capital	1.5352998365361101	0.582024446399433		96.10718978195389		0.5654594769340722	3.433820607319035e-06	1.7493299462260933e-06	3.6906122530608747e-06
153	CE	capital	1.7317831367847036	0.5396519399503363		93.73495808627152		0.6160104715136178	1.5459413718168137e-06	1.0176336169369597e-06	3.083395233448783e-06
154	CE	capital	1.9586374806756932	0.5798579579573516		91.91932191423489		0.5681110770219577	1.3967635365191602e-06	2.6276566407912115e-06	2.2047233421079412e-06
155	CE	capital	1.8265448828651434	0.538682728567952		91.01393650222303		0.6278225302222898	3.2744092540576023e-06	2.099873553018604e-06	3.2737023857434757e-06
156	CE	capital	1.6593831736374085	0.6670391319642034		95.79918708207283		0.4662944532218185	3.591850945681825e-06	2.9983811231576152e-06	3.7194710503560727e-06
157	CE	capital	1.9744587797000988	0.5354782192735098		90.66775695844865		0.647865101450066	1.9011019030094246e-06	1.7035658422540365e-06	2.0646089643698697e-06
158	CE	capital	1.7447593133952437	0.6120805140448119		93.14853381400201		0.5394520333415955	1.420489810588706e-06	2.9535011930844743e-06	3.670832368518504e-06
159	CE	capital	1.993746851598599	0.7563696232992031		96.53299724655614		0.36113737294950987	2.829637903591334e-06	2.9150601767651933e-06	3.1121795263604685e-06
160	CE	capital	1.8205910286687137	0.6815694115552348		95.87504572304776		0.4299350225994602	3.4883499126415422e-06	2.8935840988479433e-06	3.448899447111282e-06
161	CE	capital	1.6995378483284127	0.5476829202857443		96.54128336255197		0.5768495276184472	2.377193094430769e-06	2.0185305954232437e-06	1.5950028390070683e-06
162	CE	capital	1.7351486030519334	0.54117041893751		92.70017544204732		0.6201873202857782	3.5480585257529714e-06	3.7230961562658e-06	1.725294478059501e-06
163	CE	capital	1.6393195018801543	0.5253214214399343		93.00550551180383		0.6600387828963544	1.711532566205075e-06	2.499774731002556e-06	2.6642338321291418e-06
164	CE	capital	1.5609573825444536	0.5520677332345677		94.03828619255687		0.617833192843857	2.4725410297903827e-06	2.468902295352601e-06	3.522578437547576e-06
165	CE	capital	1.9018338149117622	0.782550307309649		99.61840764086993		0.32629666880394365	1.4821015272623791e-06	3.379670293329625e-06	3.736067431687411e-06
166	CE	capital	1.8513296157793417	0.606920007929029		90.61119634144185		0.5593963430928823	3.006384882461768e-06	2.9731292676351095e-06	3.7371363499028637e-06
167	CE	capital	1.8246976791896259	0.5962820898612889		92.17946444099687		0.5467101953881055	2.3062351314343476e-06	2.6612063454826204e-06	3.6164510749110883e-06
168	CE	capital	1.7805735698914127	0.6768497564897342		97.55407533658664		0.44582979848599646	1.817728184976429e-06	2.628955328155418e-06	2.1694994203560035e-06
169	CE	capital	1.7663290941465555	0.5861342229735322		94.05064256140139		0.5560267068311625	1.4211689488924183e-06	1.8048894135742766e-06	3.0668458433966054e-06
170	CE	capital	1.769914765922071	0.5940828981352051		94.69049808730773		0.5379550656656923	2.1987753497294134e-06	3.7502753930974193e-06	1.7605849652210865e-06
171	CE	capital	1.7618390590216704	0.6188450545955302		91.40040062417587		0.5628366436076794	3.107990806633027e-07	3.5760636457539047e-06	3.4452489842091776e-06
172	CE	capital	1.683052619806014	0.5949245242718716		93.53542889485047		0.5512424823279629	2.9700938658362822e-06	3.6179868118372976e-06	3.352191449641784e-06
173	CE	capital	1.715542805922937	0.5843867062670798		94.22921146511803		0.5510541087240789	1.8249657734287424e-06	2.3248805650866914e-06	3.5884469161932266e-06
174	CE	capital	1.5721928502503093	0.6068822758275749		95.608169098238		0.5425293210488558	2.934497069562161e-07	3.660850017015293e-06	3.587963002504719e-06
175	CE	capital	1.4872257499538595	0.5604064749052596		96.40184928612554		0.5967978312903958	3.0581844224818345e-06	3.354985036266758e-06	2.5257737242238467e-06
176	CE	capital	1.998312142711361	0.6809365982666662		94.8882473262757		0.41062326191759113	2.930271400425985e-06	2.9627770596062784e-06	3.5762694721814444e-06
177	CE	capital	1.5747626726561221	0.5385086921623665		95.83157135682198		0.6232071825925487	2.845389527127397e-06	8.239625930471482e-07	2.6040448359944972e-06
178	CE	capital	1.8367267496423094	0.734856234033802		98.90960111891933		0.3720026397024958	2.0293260125658444e-06	2.8834226757585514e-06	3.3243767319287046e-06
179	CE	capital	1.541511119428948	0.578360209572382		96.01245968555718		0.578222011523809	3.0078164956371535e-06	2.120175092355225e-06	2.9274751455669715e-06
180	CE	capital	1.3847236657020168	0.5260805842823619		96.89970001312705		0.636822606865434	2.347594454541754e-06	3.5749889564661555e-06	3.668317481597349e-06
181	CE	capital	1.7744491644176483	0.5021660667762856		89.80061706319066		0.6924345568676348	2.1930060424255423e-06	3.5521890686450624e-06	3.4795381427946236e-06
182	CE	capital	1.8065859374562878	0.615432411007703		95.403875044665		0.5097708533064229	1.7832559077993289e-06	1.78066760158923e-06	2.376199293685864e-06
183	CE	capital	1.9275610357707897	0.6133106533012669		91.58790936211365		0.530588259451622	2.1655388841564494e-06	2.7072907671164636e-06	3.281244882588371e-06
184	CE	capital	1.7604612688904882	0.6528044200547125		96.6622568545961		0.46939325338115645	2.073612867277221e-06	9.85422535171599e-07	3.2897677418011653e-06
185	CE	capital	1.6496359915356762	0.5840003783822199		95.20979633615094		0.5533733386977385	3.31234487517294e-06	1.2691644380259247e-06	3.48034562063305e-06
186	CE	capital	1.501591649580999	0.5523749560737884		97.16078958732234		0.5857742540088466	1.2342585381459441e-06	3.3396010114354263e-06	3.177163887229081e-06
187	CE	capital	1.7303212559912202	0.6191464269815276		95.16715238372807		0.5129208731948063	1.6534868846440633e-06	2.3459301404362325e-06	3.120100492655555e-06
188	CE	capital	1.9074660884960375	0.5525800916573594		90.84130016724812		0.6277149341605214	2.373928041891613e-06	3.6296458372936546e-06	1.3709776228103314e-06
189	CE	capital	1.891040855327669	0.7088433876048985		95.18118585898597		0.42083697804241943	5.536379757453851e-07	3.7640979946198115e-06	3.231274449513418e-06
190	CE	capital	1.9638387330536304	0.7182744164985668		95.18831991655506		0.4091556559538925	1.3070321916498828e-06	1.7734168243192563e-06	3.4838393087412575e-06
191	CE	capital	1.5813101850247642	0.5763628926243186		95.5829885629905		0.568181018449336	2.009383343117818e-06	3.0517197339196375e-06	3.4476446038874817e-06
192	CE	capital	1.806860105192252	0.6535627249554204		96.08808299192904		0.4527132494267029	3.1527066690609638e-06	1.5579626128525904e-06	3.469774567481367e-06
193	CE	capital	1.5882947232101268	0.5585379935062269		94.26988403502953		0.5999916311923118	2.367790962375977e-06	2.2002424898026086e-06	3.7124178394625925e-06
194	CE	capital	1.9900028218572263	0.6970080084711542		94.67577246421507		0.40539026174988246	2.0360916159334795e-06	3.6292410731349583e-06	3.581123441704903e-06
195	CE	capital	1.5814447309049386	0.5422499066653156		95.05200619835728		0.6270438654289785	2.8044721410425516e-06	3.5603954487798554e-06	1.3781105848703772e-06
196	CE	capital	1.4612811909788135	0.5428150666046183		95.27735354003532		0.6323414000104634	2.150557958577871e-06	2.1312373669556516e-06	3.7482632234735603e-06
197	CE	capital	1.6183114666788145	0.6355282216932798		98.38618725457762		0.47254346877451675	1.8598158687771795e-06	2.268656819877357e-06	3.767144516849665e-06
198	CE	capital	1.9797150468582798	0.6223013990566288		91.92046844939442		0.5098822637978947	2.9962442294822045e-06	2.0465694980915098e-06	3.2882874554990573e-06
199	CE	capital	1.6477464351735336	0.6308107403344001		96.62699187431194		0.49928170333173394	1.7806539642091797e-06	2.418490108202452e-06	3.2579350547715603e-06
200	CE	interior	1.218357503242781	0.9705274896951458		107.80914164416524		0.3967784055275595	1.4534007071411886e-07	9.486851753380536e-07	1.018674709677555e-06
201	CE	interior	1.4575362870034594	1.2301690925314557		113.2970007673325		0.2483541256372738	1.4544090715673255e-06	1.3723157759003248e-06	8.780080141364841e-07
202	CE	interior	1.8087575609786637	1.2947783944204663		97.0286786612597		0.2362023775113199	2.816244170298242e-07	9.11563332992922e-07	6.322284579036217e-07
203	CE	interior	1.071380721227212	0.917467505876713		113.13519511560061		0.43119405298529717	9.147462164714178e-07	8.702451885570353e-07	1.5264383832370211e-06
204	CE	interior	1.4391205474791866	1.034906782844572		96.41960573382785		0.3599541017318153	1.2281169066192466e-07	1.234222051358059e-06	8.21929482034561e-07
205	CE	interior	1.2154464443683757	0.8942038123364274		97.65225808406652		0.4682635073222565	1.1726061665890645e-06	8.011669924675272e-07	5.910770833923332e-07
206	CE	interior	1.1613791484196765	0.9273767049980697		105.93176779730864		0.43447276109501365	9.022485711065458e-07	1.2537405559054857e-07	1.134610533019123e-06
207	CE	interior	1.616205651093313	1.106421244433408		96.75131662046769		0.31846993280047653	9.165311803367348e-07	1.3299629197237069e-06	2.974218855546199e-07
208	CE	interior	1.2049946595031913	0.8870730463859348		98.44208159933652		0.4709752004292412	5.255506923649216e-07	6.946258295903114e-07	8.580502902534257e-07
209	CE	interior	1.5911335823762325	1.3102233653140463		109.6343486978087		0.22370653033278343	1.0044682903294114e-06	4.847609277042339e-07	8.516287774703169e-07
210	CE	interior	1.0694881439536827	0.8581883191121714		107.08201882480624		0.4797660463155372	1.1171753277070237e-06	8.066767304770268e-07	1.0781184483751538e-06
211	CE	interior	1.6706158460563583	1.4752008935681398		110.89635375543587		0.1664148801199743	4.0267650423261714e-07	1.040250429272628e-06	1.4569491702620506e-06
212	CE	interior	1.1474360340258163	0.986452163047907		111.10283120047555		0.3916577476118212	1.8555539354210926e-07	1.3480646258757234e-06	1.3544245484912992e-06
213	CE	interior	1.5081329964564332	1.2571597164504404		110.73166303803612		0.24090702594521274	9.171778838884277e-07	1.3019770134867574e-06	8.823766781316158e-07
214	CE	interior	1.3873822765808994	1.170521864528227		107.75413831407752		0.28860471611010846	8.056417166970103e-07	1.190851875612229e-06	9.775059486842655e-07
215	CE	interior	1.8717270115826343	1.0929477323822978		95.82462782566064		0.31979658430147	5.103501886026656e-07	7.284838104636284e-07	1.7954740239699544e-07
216	CE	interior	1.7340658755045895	1.4158374713769533		109.64121333530278		0.18107537566828547	1.3928128794103352e-06	7.633744193965633e-07	7.447655128372695e-07
217	CE	interior	1.6515302277050046	1.3636069563578594		109.5884404612296		0.20559336738888326	1.0046426164984453e-06	6.728918158681825e-07	7.700876052946443e-07
218	CE	interior	1.068472952786922	0.79404462083243		98.0556299919529		0.5531179697372475	7.979124757156086e-07	4.6826097243583044e-07	1.1495352615733177e-06
219	CE	interior	1.8069454327943966	0.978684631481193		94.98148114965593		0.3950121266870141	1.0468400314780996e-06	3.37904568399776e-07	1.42914115649302e-08
220	CE	interior	1.2688662068873218	0.8693262251456185		96.06325488064836		0.48017073493210183	7.75144653221674e-07	6.889405208509173e-07	6.867127385241694e-07
221	CE	interior	1.5635945425186293	1.2181343951129435		107.55176907066274		0.26371188152124847	8.315617460307913e-07	5.753205227856627e-07	5.755862126347299e-07
222	CE	interior	1.8561174974281665	1.2023359547100192		97.19768644116103		0.27588090796072207	8.086354543797688e-07	9.176543145411469e-07	1.441193206317898e-07
223	CE	interior	1.2605277342565082	1.0244556215010427		107.64582965825934		0.3604941183748727	5.726354960345102e-07	1.0078905420567829e-06	1.036965454300475e-06
224	CE	interior	1.5959397003327842	1.2296308884910234		107.55032794610759		0.2504983893192243	7.994514568259198e-07	1.3288506844238533e-06	4.957583648487164e-07
225	CE	interior	1.2050207840804945	1.00589505409718		109.12353869652758		0.37818686863912987	1.260722925433351e-06	1.4087777928042826e-06	7.478508431976127e-07
226	CE	interior	1.2831398980509274	1.0438079037178303		107.92567507134714		0.3477825414146735	9.11829826697127e-07	7.004125342401486e-07	1.0698879270521407e-06
227	CE	interior	1.2234042853521765	0.9570843976797282		101.40771453859742		0.4115792084796582	9.427221846720904e-07	9.885744942714298e-07	9.066568985980644e-07
228	CE	interior	1.1256856578634078	0.9543922009625402		127.63643997259881		0.36887173969912374	9.682615593062294e-07	1.2428985594043176e-06	1.5064221383835246e-06
229	CE	interior	1.1152756450635022	0.8983790703241156		108.18028321692266		0.44969305591556064	7.58771891781299e-07	1.2363576546650367e-06	8.630321792287847e-07
230	CE	interior	1.6609903309395504	1.372299057360715		109.24066514105645		0.19943903427088924	4.264135662812485e-07	4.933090817403592e-07	1.0325462161196063e-06
231	CE	interior	1.2534298718649408	1.0169682354003409		106.76153248495586		0.36774165535525927	1.0119278108949673e-06	1.065719847156141e-06	8.661145370926264e-07
232	CE	interior	1.7416447743125412	1.277907502150197		98.31804035088241		0.24473542997814499	6.095123275997195e-07	2.43449221364055e-07	6.938355413591923e-07
233	CE	interior	1.5572944136508444	1.2830150254760575		109.6389009839352		0.23234955768785162	5.556515206648254e-07	8.128816504175668e-07	9.512431089725424e-07
234	CE	interior	1.4994590709383462	1.236532106084402		110.1245202132018		0.253036217715215	5.821601542896543e-07	1.2977977459557376e-06	8.064061064069201e-07
235	CE	interior	1.3760185133698697	1.0969203819126172		105.32028002879943		0.3229447946300655	9.926355945438775e-08	7.702505606974625e-07	1.0346649168671064e-06
236	CE	interior	1.3607273158488407	1.1206007603355874		107.3941503352335		0.3149767796016599	1.4840313468232725e-07	6.763530683659881e-07	1.0743400458419805e-06
237	CE	interior	1.6295928811869211	1.3559088403038129		108.00702931380212		0.21183973877265608	1.4550687425992548e-09	8.971039480732055e-07	1.0105857446166413e-06
238	CE	interior	1.1622876362016983	1.016011160709977		109.29643080493298		0.3782978145970636	6.493976215602886e-07	1.4042757908676526e-06	1.2434934921415474e-06
239	CE	interior	1.7771566677719388	1.3882718461720374		108.13092286698581		0.19445048381297098	1.9555467492001996e-07	1.4666078718934323e-06	5.6315296176655e-07
240	CE	interior	1.2681108595083121	1.0191513199101503		105.57187340526002		0.3690874690091478	4.924084367020076e-09	9.000258729245322e-07	1.1448290978981097e-06
241	CE	interior	1.4894642569204366	1.2332939152279712		105.92173077063197		0.2572081073725262	8.805630691060138e-07	5.4268904091452814e-08	1.1871326534355634e-06
242	CE	interior	1.6842291033236534	1.0830570345505788		94.05007844498355		0.33352238716131666	5.348403480768505e-07	6.204617402943206e-07	5.221532173203568e-07
243	CE	interior	1.6835188298170267	1.3395270006990307		105.56159194589887		0.21262811043005203	1.0589380658188694e-06	1.3491891215768192e-06	5.923083736608904e-07
244	CE	interior	1.2163378551672706	0.9019665606874312		96.93404953701953		0.45773291253091614	1.9288158657394984e-07	4.2673325886049884e-07	1.2292633957954416e-06
245	CE	interior	1.9982106926098313	1.2553548758728919		96.00939635975615		0.25253558528164166	9.859891024823199e-07	7.413980038803703e-07	1.2848247901736517e-07
246	CE	interior	1.0464536224214742	0.8649879949302651		106.07107826944373		0.4852237584821351	3.282409088320848e-07	1.4018643724971694e-06	1.2157438084474042e-06
247	CE	interior	1.1718209674092883	0.9705513389181475		108.85186820573976		0.39436138433648793	1.1177590410845187e-06	1.1506956881722438e-06	1.0058849942301087e-06
248	CE	interior	1.141943906871505	0.8351587150537947		96.96202636718262		0.5182694915563381	1.3284008260225075e-07	1.2383344740680434e-06	8.611312890796698e-07
249	CE	interior	1.4648829465404622	1.198305895426933		108.03366428445706		0.2709394145032911	1.1783651722960917e-06	1.2526918773505896e-06	6.796781745573295e-07
250	CE	interior	1.0549233259606503	0.8272961117304953		106.82402943321524		0.519878176416329	1.1647188568362852e-06	9.277126124963451e-07	5.441883957419835e-07
251	CE	interior	1.3531821693115134	1.210464561557738		114.21272305042912		0.26516583624598294	9.883761918562907e-07	1.3706955981533991e-06	1.407266871141903e-06
252	CE	interior	1.6776374383271366	1.3928919238759527		106.04211639825003		0.19958575858805294	3.084772352587733e-07	1.2074117217132548e-06	8.855745159734833e-07
253	CE	interior	1.1228167169690126	0.8127148520929407		96.26356756236449		0.5394560314802808	9.133053333936499e-07	8.373178224497149e-07	7.71524185862384e-07
254	CE	interior	1.2869283832056626	1.0254227617102798		106.7082361071941		0.3647992242508329	2.0327599894196098e-07	6.181560577571296e-07	1.0384994771592612e-06
255	CE	interior	1.3242436502838983	1.1244368975110635		108.71524313718264		0.3098951421232673	8.319198258991604e-07	1.199080342641903e-06	1.0578464248956195e-06
256	CE	interior	1.6342282893980806	1.1171664533410304		100.04871540388612		0.3119437846802987	8.995521449893867e-07	5.56280008137924e-07	3.4086100466971103e-07
257	CE	interior	1.7257769188174399	1.4655854113331233		104.49840650378917		0.16940005810625697	7.775608543684149e-07	1.3158219906311765e-06	1.185504125031853e-06
258	CE	interior	1.636080127715249	1.360646589146629		109.2852190683881		0.20815347482238114	7.633062674086087e-07	1.0102627946201567e-06	8.07392842215736e-07
259	CE	interior	1.8120525450744789	1.2534708744003256		91.40546728610475		0.2488308745428836	3.3650662254510696e-08	1.4043539935633357e-06	9.161773197437795e-07
260	CE	interior	1.0439632967943588	0.7431915073007587		95.58158972438117		0.6162535141497472	2.342582263731069e-08	1.339062771398431e-06	8.090078618011114e-07
261	CE	interior	1.5756331739309015	1.1740286818522303		97.26861585245126		0.2927100162518791	1.2707881794141989e-06	8.919551872766224e-07	5.233700873919873e-07
262	CE	interior	1.1123449177195956	0.9088789575653061		106.59069051728889		0.4422520276055115	7.496837770614614e-07	6.884633116056565e-07	1.3119085627437278e-06
263	CE	interior	1.136235092295	0.8387102720185825		99.74729402874873		0.5099554068175334	4.98808159851763e-07	7.473132189368182e-07	8.73714840859201e-07
264	CE	interior	1.4179100322184242	1.1182644845511729		107.7555534159597		0.3143562248198727	7.259438857919768e-07	8.610331630810355e-07	5.777116277411632e-07
265	CE	interior	1.113021889842364	0.9503982726175556		113.92950972309404		0.4096976577291341	9.675852763129941e-07	6.675576599730086e-07	1.370865048038438e-06
266	CE	interior	1.4513923911557007	1.1930073656726887		106.42770845066256		0.2748092251132438	2.1092328317759878e-07	2.810396098467632e-07	1.2789894742612672e-06
267	CE	interior	1.5845283768697567	1.0717387527294753		98.92807582038412		0.3458067904839458	4.976024291358505e-07	2.3591730496996816e-07	4.5740557875646455e-07
268	CE	interior	1.1238251283896352	0.7721137651836687		97.29980521001255		0.5799676330139216	6.528429509716782e-07	5.860673721483218e-07	6.619314488568021e-07
269	CE	interior	1.194882750831892	0.9790978695224853		104.20498090918265		0.3945111054446516	1.1135650363997606e-06	7.711881286366158e-07	1.1740462098823897e-06
270	CE	interior	1.1489302210938255	0.9100757856302317		106.98854948761822		0.4432746343225579	8.470626606890812e-09	1.3502466377334305e-06	8.937793548776558e-07
271	CE	interior	1.4940489064809692	1.1051017469333804		98.26162243135835		0.3203407304970754	1.2904231112373543e-06	1.0737391624176639e-06	5.169978217785882e-07
272	CE	interior	1.3039820032169767	1.059916499366835		108.62186245256048		0.33983885781045964	4.762757066533791e-07	2.5670475211278063e-07	1.1915133164458015e-06
273	CE	interior	1.3467417022073476	0.9251297482419023		97.46299972360603		0.4407641065817484	7.711059656923954e-07	4.5410316759843727e-07	5.410539211269428e-07
274	CE	interior	1.7708825872087615	1.013505630270529		96.24673137130476		0.3668181826643688	3.8000380849997645e-07	7.686058411293578e-07	1.2212664004488992e-07
275	CE	interior	1.4070965665058428	1.1117462396808082		107.08090439806826		0.31172753435899503	7.678062372800667e-08	8.100953285214093e-07	9.425886444078877e-07
276	CE	interior	1.4847522062685434	1.2715402283962989		108.77186378534485		0.2450278978858098	1.1172319981693548e-06	1.0851391537099236e-06	9.075123366447033e-07
277	CE	interior	1.3433176764053443	1.15512758168384		108.03961242553608		0.29336165646147255	7.234809945505795e-07	9.191887262902797e-07	1.3175509266270786e-06
278	CE	interior	1.829738034116661	1.0285080597015401		93.81982992520489		0.3688016498592942	2.9437853559790187e-07	8.489588524342008e-07	1.221656201749731e-07
279	CE	interior	1.2748635436698057	1.0084219958834775		107.84527169648817		0.3737896028203061	6.889820273088107e-07	8.541107842561287e-07	7.573875861189912e-07
280	CE	interior	1.3750174821787602	1.0876916717268017		105.64955055490026		0.32369840167075076	7.636022775802901e-07	1.1015842500478449e-06	7.882168828327108e-07
281	CE	interior	1.0346641377881327	0.8505016001561345		107.28160068458973		0.49610896147958194	1.1459464490829082e-06	3.5179550518319593e-07	1.3013650851311415e-06
282	CE	interior	1.8313815781823024	1.665621682387604		108.82020132922986		0.11923645803696363	1.386618486397648e-06	1.7490008971957052e-07	1.4495697206359683e-06
283	CE	interior	1.0592565402493603	0.7532690360707758		98.25460649509199		0.5974979401806803	5.404347835043053e-07	9.452080463328332e-08	1.1594766489885144e-06
284	CE	interior	1.4032009655970539	0.969384085522974		96.00772874901887		0.4048661891147188	2.451826373178587e-07	9.424217744130032e-07	6.893494440060912e-07
285	CE	interior	1.537713901671911	1.0660450744720416		94.06561045955964		0.3460494014056825	5.607589308663802e-07	5.213672691117741e-07	7.980807742547122e-07
286	CE	interior	1.633116355384082	1.4136684419573884		127.59767415415634		0.1649700438294042	5.152949294815269e-07	7.912445880256254e-07	1.4143141814401292e-06
287	CE	interior	1.4422590973263238	1.2335336812932416		108.92538583191345		0.25654155761870623	4.606871830161869e-07	1.031631983394745e-06	1.2249263023942784e-06
288	CE	interior	1.177078979099935	0.9661930905255953		109.07711129264956		0.39559759427439495	6.516479848163905e-08	1.339860472644938e-06	1.2383920829682209e-06
289	CE	interior	1.5419997823876896	1.2516448398635547		108.3512971240749		0.24767844522819438	9.194956367857254e-07	1.1560321186131643e-06	6.994336753180434e-07
290	CE	interior	1.6020241948248997	0.9972901640138447		94.43992874646618		0.38316663841985743	7.274919042879032e-07	8.88964301623068e-07	2.882827259788217e-07
291	CE	interior	1.3934751138284855	0.988707961518183		99.14145181339806		0.39203929208916805	3.7057093462539017e-07	1.2311307993700371e-06	4.3752639686146626e-07
292	CE	interior	1.3207507423659681	1.0907241894586273		109.99691149735091		0.32129651980011636	9.006364167202569e-07	1.2832143205826965e-06	8.586868021253553e-07
293	CE	interior	1.155261823943772	0.9490975005948755		106.34793195562911		0.41976165936282983	1.4574942984352598e-06	9.659189047449474e-07	8.045324074085062e-07
294	CE	interior	1.752852457756822	1.1856969243392848		95.8707518792115		0.28795473138406935	6.802544522529637e-07	9.026672407162049e-07	3.2488850049697065e-07
295	CE	interior	1.3461190584237614	1.0968986535256628		107.14198752261997		0.32196709917807803	8.35146500721899e-07	7.244073270665624e-07	9.6752972800251e-07
296	CE	interior	1.3959016455533932	1.0281912732630074		96.75388430489569		0.36877771307538193	3.734208475253506e-07	8.094987893517001e-07	9.029297478359265e-07
297	CE	interior	1.4821413992731454	1.1075181514369128		98.08574948098703		0.31640216122317844	8.31977408295787e-07	5.89090820822928e-07	9.238852409637821e-07
298	CE	interior	1.4782759091751374	1.2348671693596602		102.19533273538764		0.25960419576455807	1.2860755209902308e-06	3.8939459569752704e-07	1.1535496430989477e-06
299	CE	interior	1.4318304880308277	1.1656201105390769		103.9710203542383		0.28828216930177303	1.1386987688655637e-06	1.3929563082801207e-06	7.867353961562547e-07
