## Supplementary material for "Assessing the nationwide impact of COVID-19 mitigation policies on the transmission rate of SARS-CoV-2 in Brazil": seiir_fits_boots_DF.csv

	state	type	beta0	beta1	beta2	tcut0	tcut1	delta	e0	ia0	is0
0	DF	estado	1.94376894545704	0.6870663165461685	0.8905080561678921	79.35749495180117	112.97947469345462	0.385359297404377	7.182851555411177e-07	1.247063772229585e-06	2.0604825501895812e-06
1	DF	estado	1.5024662108012037	0.6090733631038592	0.845692575249925	83.77734205547902	110.71132176297961	0.4092830500144803	1.7033359252224063e-06	1.6450913169609733e-06	2.8953229243904735e-06
2	DF	estado	1.713167118360978	0.6776386361432745	1.1400548144727618	87.84748519772198	108.44303234998173	0.2415660039275676	1.8041768354981896e-06	2.4614029321639347e-06	3.192343253733024e-06
3	DF	estado	1.531306062341904	0.48587983370086507	0.6945112030864452	79.37910277431844	109.29865409967185	0.5561111822669768	1.6998168123953518e-06	2.760494114324795e-06	3.2530806900202994e-06
4	DF	estado	1.8716031190799232	0.761057363721266	1.0802230868750806	83.82964004142345	112.80147385743781	0.2667822410626029	1.6868339130522289e-06	1.971717401283062e-06	2.6506380172569392e-06
5	DF	estado	1.682469180065645	1.1107454726662818	1.3302702619049858	91.78085443121354	113.39051733315688	0.15240447891378506	2.027247645875054e-06	1.8001529828253473e-06	2.9475213565460907e-06
6	DF	estado	1.6746246578955233	0.4817462034730567	0.9298440184546797	85.7280750935408	105.8458440488334	0.3639324009891444	1.057025507144237e-06	2.0439173996682545e-06	2.4960581357364862e-06
7	DF	estado	1.9387906696517556	0.624075964467986	0.8746066183955067	81.01216154385929	113.43226389233222	0.40037583951938227	1.4677688375343754e-06	5.393104409908547e-08	2.159361606781779e-06
8	DF	estado	1.9624971634893313	0.8701915636336123	1.0168430925198104	82.05724006664703	113.53218739024877	0.2783774893677641	1.3455956439833843e-06	1.8942190467493428e-06	1.4544049445596026e-06
9	DF	estado	1.9954489672687392	0.6930103031244716	0.9652403856485207	83.1351572268884	110.37684185320305	0.3160752032795144	1.0723192704487137e-06	2.4546491618333852e-06	1.4993075509670893e-06
10	DF	estado	1.910765384188763	0.7873126064390665	1.2038317462627468	86.05922580178054	111.17247410470871	0.21683555101593258	2.1681602253171735e-06	1.08494069169938e-06	2.760516730456684e-06
11	DF	estado	1.881261502190806	0.6545116980338791	0.977949887646231	82.86626315213952	107.93409302897025	0.31459162898342513	2.5149643376660387e-06	1.4651485764996865e-06	2.3270747952198667e-06
12	DF	estado	1.9742867174189822	0.6265260584503722	0.8461990880138006	81.04076545634082	112.07522629690482	0.41572835417654275	1.5233483471996444e-06	1.3089242012437393e-06	1.0828345860180311e-06
13	DF	estado	1.9889242358943606	0.5864236518162259	0.906723953113914	81.96365909996972	111.06922241092232	0.38089738226425934	1.8336248691574662e-06	2.239002136960556e-06	1.2826936517034227e-06
14	DF	estado	1.994973917825321	0.7296163297384444	0.9571749972633329	79.88853363112614	110.99746533953773	0.3268266567666923	2.0207430068846894e-06	2.2824941580545353e-06	2.025287963310931e-06
15	DF	estado	1.6868422894280675	0.6072709145080909	0.8895369890476075	84.25014724465076	114.1018506165067	0.40012902456159305	2.501148169478829e-06	2.9112781722316563e-06	8.036282735601975e-07
16	DF	estado	1.9819990298209784	0.5913671276822802	0.8514799158180374	80.25008179995274	110.41886613816969	0.41036569531069306	1.2678600467166355e-06	4.14512347700484e-07	2.348879088973602e-06
17	DF	estado	1.7087846974111525	1.0879385867159153	1.282457860546387	88.82038762465157	107.92704875038555	0.16023332897435325	2.333535876329746e-06	2.3531663157783903e-06	2.9323064124997306e-06
18	DF	estado	1.7460775586147237	0.8428792558492176	1.0992047793005897	84.7134376311067	111.99945716383966	0.2504266349595453	2.206513617054205e-06	3.1131145545812827e-06	2.2214825031357696e-06
19	DF	estado	1.615969788508012	0.6632566428847766	0.940112514477046	85.34941079464262	111.61942561894114	0.3417441547232667	9.457274875373127e-07	2.5166819183673517e-06	2.33962925306396e-06
20	DF	estado	1.9960960003248933	0.834686162304223	1.0461863812969414	82.72501232737149	110.43925210396303	0.25657910357596225	1.263146633514563e-06	2.585761357778234e-06	1.9057678620945457e-06
21	DF	estado	1.6357512365284603	0.6053097838711615	0.6784247571572751	77.9184873437607	117.45674381658745	0.5548146311749174	1.5654945391421015e-06	1.6178130003631069e-06	1.565624382735814e-06
22	DF	estado	1.4456405373913217	0.5798565597193585	0.8590303278692706	84.04037250731295	116.02764142370783	0.43579257298205365	2.522502944460863e-06	2.369353583721254e-06	2.843017090592815e-06
23	DF	estado	1.9112554941835382	0.689494894048955	0.9886800525050794	80.01896451901443	108.45164682934896	0.3258314817800519	1.4690672433798398e-06	2.1567896005319653e-06	2.799573863643359e-06
24	DF	estado	1.9089324097658862	0.631498665902554	0.9275092533685884	82.08596970720633	110.52511120218176	0.36244915092987656	1.3937887272874467e-06	1.631456188283516e-06	1.7482503725874502e-06
25	DF	estado	1.753080026641966	0.6535472371373349	0.9383165926022352	85.37056863208632	114.96863845224243	0.3476612975197173	1.8941010074552156e-06	2.1100767418942293e-06	1.5618314549594058e-06
26	DF	estado	1.9974449353164603	0.7845431524332424	1.000273516068652	81.62814353662867	113.85813273319609	0.3038583313565967	1.567434841788996e-06	4.610648068169088e-07	1.955061625287522e-06
27	DF	estado	1.9232596937224582	0.7892835244580741	1.0916092614920416	81.04912040233093	114.08304895656296	0.26572314537786185	2.4381140756687396e-06	3.120691448539802e-06	3.102893030941334e-06
28	DF	estado	1.5593605695792696	0.5505932730461431	1.0109292576685258	89.3310758457187	107.71030228747958	0.3065453510045526	2.3150365784201243e-07	3.1590396694591337e-06	2.872078919098835e-06
29	DF	estado	1.9093526419399736	0.5442815348628873	0.7859818720608016	80.19638176097153	110.66407037514007	0.46562617362812775	2.5669396745781564e-06	1.1008787435037548e-06	1.634466233696207e-06
30	DF	estado	1.7556778317065158	0.8285010854797186	1.1117659064632446	86.26608167590891	114.75490495072492	0.24855350077388644	1.4860983715936585e-06	3.259037403308726e-06	2.156024107394048e-06
31	DF	estado	1.6685506884963281	0.5629033933328896	0.7969900142959631	81.01361448768463	110.64932033678585	0.4494432630761915	1.254646985476288e-06	2.0809358467111825e-06	2.782606244182311e-06
32	DF	estado	1.4771085627604328	0.47199176174175317	0.7338600147901196	84.86707205189524	107.09266017014767	0.5080182890023859	2.7005228568564343e-06	2.014847571932399e-06	9.515536483510061e-07
33	DF	estado	1.6827393675607514	0.6288062672338347	0.8425568726490735	81.6500665025694	111.81311245053654	0.41664803296719466	1.6615376804825314e-06	2.68364716516698e-06	1.6360967193209462e-06
34	DF	estado	1.5207169588483085	0.49066201764188117	0.6495703038113981	80.23636269838501	110.42049140294056	0.589954195190956	1.8212976562586811e-06	3.907803919249183e-07	2.9984638030979876e-06
35	DF	estado	1.9849947070463345	0.7549762342248274	0.9209393559923114	78.27111295178068	110.73531510792633	0.3354994953820866	2.994174053069004e-06	2.110551396933732e-06	2.521472143263688e-06
36	DF	estado	1.959394578940293	0.8604570388255735	0.9897995474038878	79.85588203471806	116.9914471544671	0.2913573339510394	5.751763519586762e-07	1.190722544929971e-06	2.4187161820531486e-06
37	DF	estado	1.7549237822684571	0.5443617023412548	0.8146079072054584	81.7991647191277	109.33444991286002	0.44394991857765004	1.1416497564450886e-07	1.1321747718394228e-06	2.4332345848894358e-06
38	DF	estado	1.9523258713564233	0.5624842368224944	0.7560993332006949	79.61801284236874	114.8773807177227	0.5007454325819581	1.2539623035262863e-06	1.3557019551503695e-06	1.1791077821594132e-06
39	DF	estado	1.9701566051942678	0.5881710470555548	0.8162073128494926	80.13085477685834	113.48046415355616	0.4462808550559153	1.8480590751231739e-06	1.841204940452397e-06	1.1431649111382557e-06
40	DF	estado	1.8703094368460018	0.5066773860251332	0.780235080526383	80.29107925605778	110.77807459887133	0.4870415774467765	1.1457758930577638e-06	5.76238077316258e-07	2.3956469602026065e-06
41	DF	estado	1.2971324371751727	0.4956332002550144	0.716992908420838	84.36704076860522	110.56186025810892	0.5391745185193998	9.189361877100112e-07	1.0570419466801532e-06	3.2263390136302458e-06
42	DF	estado	1.891735918490237	0.6540738645283668	0.9747268621543649	84.32532772574093	115.99165617756802	0.3498778250084632	1.4672894583437598e-06	2.9491683490043033e-06	8.731022248827212e-07
43	DF	estado	1.5464139871840141	0.6552762752324977	0.8656723819499341	83.1694875102602	111.9131325427814	0.3835169281559006	1.366091036740671e-06	2.2063967697860264e-06	3.0812646244124814e-06
44	DF	estado	1.987446716822514	0.712887422664642	0.9889413588814611	79.23543515334266	107.88837236442303	0.3138559543407829	1.2242582116061645e-06	1.6468794535503787e-06	3.2511267081388804e-06
45	DF	estado	1.8322068924754813	0.7783202995189921	0.9440641556001397	79.61379146023793	116.57341285026553	0.3340100131150771	1.5982347876380783e-06	1.4952100550915613e-06	2.644922602815061e-06
46	DF	estado	1.4242046913786737	0.5983748049797128	0.8144740194834262	82.83903294200077	108.29083227441667	0.429933723221234	1.95530021818426e-06	2.650699761016483e-06	2.9522569400244904e-06
47	DF	estado	1.7257455185429431	0.7124257395771324	0.977046419608599	84.83503937002332	109.05748756093813	0.30840753469596505	1.170185608136733e-06	3.0486919535933716e-06	1.858258167950588e-06
48	DF	estado	1.817235070808813	0.8611778644648664	1.118099414456244	84.92977533608568	116.05958760547944	0.24304342615209648	1.6788553346948492e-06	2.9927460865650348e-06	2.3570298477887524e-06
49	DF	estado	1.9886394584770164	0.6960416414180166	0.9481574504376588	81.46735249858396	112.79038986283686	0.3414221255535799	3.267056464683043e-06	9.154833373030649e-07	1.46735682607969e-06
50	DF	estado	1.4437207879525857	0.45848001725488147	0.6537384279576532	82.1942009872093	113.76197481197427	0.6400764140779489	1.1294896984659152e-07	2.276657845150717e-06	1.1339529500942884e-06
51	DF	estado	1.7693100889995887	0.5380640102382339	0.7523250875412266	80.12764005546498	108.57762781052382	0.4820348478183206	1.2777297371308963e-06	1.147067799608986e-06	2.4479484770888917e-06
52	DF	estado	1.8610700775803655	0.6770283805103845	1.1256897432191133	83.11296484246498	110.4116264177116	0.27612895586728603	2.651144998902927e-06	1.62713489989478e-06	2.920459067315684e-06
53	DF	estado	1.928065981291371	0.6366456076228691	0.8537762372953374	80.8855378622291	113.2597393331885	0.400967945394469	1.6643303377896904e-06	1.4303888731411835e-06	1.667752409088981e-06
54	DF	estado	1.4833713763534664	0.5704374927655251	0.8623879310054995	86.79644995953187	107.25651172711244	0.38508312065825395	9.157613514308778e-07	1.6683727450438108e-06	2.674502804738584e-06
55	DF	estado	1.5774960536127614	0.6569867771223692	0.8981486784056292	83.35954420799503	114.9183093627921	0.38398990587913356	1.7951479817356346e-06	2.200472055967306e-06	2.488554949315386e-06
56	DF	estado	1.949925203809254	0.6878453740318559	0.931583470236529	79.38150700651524	114.19598779332995	0.37987453757327094	3.0035130113834887e-06	6.110661939750421e-07	1.7461896775406987e-06
57	DF	estado	1.794053649167512	0.8190019823227744	1.0606524029391389	82.4291170509338	114.95713461373396	0.28259022424481367	1.3898285266135847e-06	1.9662310451573065e-06	2.5012961054156287e-06
58	DF	estado	1.8911371645908979	0.8789261338990308	1.1360288285720304	83.18041494621166	111.14760668059517	0.2243788723422524	1.66672718591095e-06	3.073037558818618e-06	3.2428881892972346e-06
59	DF	estado	1.6951804778851556	0.5730676279719481	0.8024021733864571	82.57350295479041	112.24293218342189	0.45055557331157087	1.4206214325826e-06	8.37744878253691e-07	1.979279672670279e-06
60	DF	estado	1.9275731367245401	0.662339415723498	0.9084064092197821	81.17982466979213	112.26066845721695	0.3685116160035288	5.279376104560473e-07	6.843918295438265e-07	2.3015899477440716e-06
61	DF	estado	1.7802883662515094	0.5122393421687541	0.7194273429201925	81.23247374437746	111.08848019981085	0.5350771055894932	1.3133436723286181e-08	1.9725590839691043e-06	1.0108833943771288e-06
62	DF	estado	1.7450896568343572	0.8827317259901805	1.209129171557222	87.69760321644706	116.24669835331544	0.22181152632519338	1.0432025630187903e-06	2.2526812322006834e-06	2.5077073265220055e-06
63	DF	estado	1.8838567728907567	0.8728061821552493	1.2494337806455504	88.17781260936856	109.16378392810304	0.17745647625561492	1.8024867627326805e-06	2.9586587819446345e-06	2.819716221906176e-06
64	DF	estado	1.9849906298520053	0.828944153937633	1.135124343530105	83.50824483721023	113.92729925571604	0.24259185218600623	2.1222705606707916e-06	1.3464100234107589e-06	2.400248967404508e-06
65	DF	estado	1.9311970758504968	0.5331876367948278	0.918374773001722	84.23195716621008	105.3659268313337	0.3505245567343584	1.7531483656498858e-06	3.0443537544914635e-06	8.916496821503228e-07
66	DF	estado	1.3105587067087787	0.46272656468933265	0.7962626582480911	87.04727649750369	106.19311095041037	0.4512779351119674	1.4294859282491194e-06	3.168081901455683e-06	3.0920830838027384e-06
67	DF	estado	1.9139558764601077	0.8454436322262737	1.3250728484965062	88.74349102212685	113.94478890713434	0.1795092986911933	1.9265104816110452e-06	9.281580151226143e-07	2.9763478877196023e-06
68	DF	estado	1.3180243403128526	0.41166865578796913	0.8528568548521466	90.09562175690593	108.66696127857462	0.4253459833565909	2.1058866247923326e-06	2.7028665397479172e-06	3.0337853495123196e-06
69	DF	estado	1.8253997613845052	1.0007977601337747	1.2826234397079217	87.72224857625802	115.52734850971396	0.17846568645500518	3.833398288600534e-07	1.780844246082981e-06	2.9435291876300214e-06
70	DF	estado	1.8183655026355399	0.6311612957272442	0.7814019379109286	78.64566633338686	120.21165265462038	0.48039801307049906	1.553843853881325e-06	4.804944317279551e-07	2.081332198528276e-06
71	DF	estado	1.8705812674447675	0.7495366021202793	0.937101897676285	79.78673285960434	112.8913872382296	0.3375324719531049	1.9921130575124424e-06	3.2707041120420856e-06	1.9394376862669087e-06
72	DF	estado	1.9770624307316755	0.5979283588574348	0.8254169411042958	78.56296469545146	120.53336872393338	0.4719724665648736	1.44748485522769e-06	4.2006380851122855e-07	2.272657700157028e-06
73	DF	estado	1.8828816276557305	0.6271696988430471	0.876566365858664	80.52516736122847	112.74889582378754	0.4024035197805924	8.356588297346028e-07	1.3772326909842268e-06	2.1654016458680347e-06
74	DF	estado	1.869837405294542	0.7240451719800912	1.0223050227942758	83.0241922149043	113.45301812851048	0.30608102170956336	2.8620554815008254e-06	2.023837678919418e-06	1.7671444185927341e-06
75	DF	estado	1.9517399305172378	0.6749420986960268	0.9233855488382025	81.00647148926738	109.80141513923361	0.3492662422493472	9.77980072599365e-07	2.635715170098221e-06	1.7985546600211194e-06
76	DF	estado	1.5817118698462524	0.6737690046846101	1.0323098662987071	87.03585112342356	113.93326116854384	0.3135793220462227	4.1464068935930007e-07	2.1884602987015145e-06	2.9854583207699267e-06
77	DF	estado	1.6563632654009954	0.8762686548081041	1.1531212262054427	85.10659743858747	115.91508149085142	0.24927698094396555	1.8004840915084054e-06	2.3770889647897577e-06	2.660402528422106e-06
78	DF	estado	1.8263595921602633	0.7332228961626499	1.0186092594493883	82.08598669439179	115.96841058583519	0.31337659080849856	2.387743776067945e-06	7.753814289644048e-07	2.9174024248750974e-06
79	DF	estado	1.6021353826111044	0.9100794830816774	1.1318263652439036	87.44730433248729	113.45438101856858	0.23166800359570555	1.4538653806942527e-06	2.1419204884929177e-06	3.1368700470239616e-06
80	DF	estado	1.5819763297448093	0.6361980642739159	0.8131563554855379	82.28664502737277	116.06479884448541	0.4510543234713691	2.9179434673944673e-06	6.802629829096386e-07	1.4629371282963946e-06
81	DF	estado	1.6759063043744122	0.6329096853015601	0.8953300476136936	82.75685603462435	113.93032185149463	0.39162914164976886	1.8203105922996934e-06	2.426934781399958e-06	2.1124021046900382e-06
82	DF	estado	1.9304452389088578	0.8189286016315733	1.1393055326573758	82.3490585741169	114.51178026209118	0.24508715556857286	3.187854584411052e-06	2.473191770185814e-06	2.8407673042438997e-06
83	DF	estado	1.2446623362343012	0.48311519208941317	0.67024828205524	85.26520318663891	117.24923062538724	0.614639421319841	2.107712948179727e-07	1.7347815637759163e-06	2.127407664007776e-06
84	DF	estado	1.6310173555556107	0.6341852218943598	0.9736671450629839	85.00077966288818	112.95729002596221	0.34353600891740316	2.412716499770735e-06	5.541198162583982e-07	3.0451787983830288e-06
85	DF	estado	1.5657236899861826	0.6965907025425723	0.926303325194338	83.42608224324407	115.73852694020532	0.35957879075359506	1.2697354170716164e-06	2.0421879228943018e-06	3.173209834182559e-06
86	DF	estado	1.8454165987548603	0.80584813617359	0.9375331766592057	80.45370074908678	109.00041610333598	0.31564425354066034	2.488439561100483e-07	2.529966487209609e-06	2.285818964616513e-06
87	DF	estado	1.3074930953231694	0.6290474744359713	0.907908670955846	90.9090851257984	115.17273607746176	0.37151474355817765	1.6851202828665364e-06	2.112159701809944e-06	3.144872889007113e-06
88	DF	estado	1.672606782997885	0.720465710533657	0.9788316128062767	83.58849898084338	112.86087288623958	0.32027549753734386	1.7592496239956442e-06	2.210607194705668e-06	2.7515812821996674e-06
89	DF	estado	1.7640491374988905	1.0059357050056574	1.2159681428823308	83.9028942757567	110.30163476138821	0.1921140414344023	2.8810970359209304e-06	2.130941736326331e-06	3.1628301767127103e-06
90	DF	estado	1.8228569962106789	0.6784235751312749	0.9903146100394292	82.09846846914164	111.91968990576942	0.3180054793896909	2.6672518180553724e-06	8.366410876936736e-07	3.2549918609446788e-06
91	DF	estado	1.6221346586631085	0.6798553152533666	0.9861181728168839	85.87099941105508	113.59634062270784	0.323772244091054	1.9308295521092455e-06	7.164115012199163e-07	2.8103548290787548e-06
92	DF	estado	1.964649408778021	0.6563934897375336	0.8880622267420915	79.97353004891434	113.4422839910384	0.3842990007293709	1.0062367578714847e-06	2.1318615003361666e-06	2.019388788914646e-06
93	DF	estado	1.6273482188556134	0.5411005507287928	0.7818684460515528	81.9177634403639	107.34104984553088	0.45512658747817825	1.6430166911844351e-06	1.8659628320253242e-06	2.271280693480745e-06
94	DF	estado	1.2853744998745453	0.5788529107764049	0.794429405842841	83.78873662995245	109.34508036919786	0.4588883979742548	1.8730266486248581e-06	2.9343790953161316e-06	3.2197444231102233e-06
95	DF	estado	1.924734216732471	0.6291764592068633	0.902132836668278	80.66952430877512	112.43060848262891	0.38398784291741334	1.8591685524417145e-06	1.801165518894418e-06	1.90806538429952e-06
96	DF	estado	1.9335657463609894	0.6513181847177377	0.7069559323403312	79.97949143423024	126.25624780763172	0.5166103837798879	3.7672638020057466e-07	4.810543037497752e-07	7.793320465208224e-07
97	DF	estado	1.7667864846052386	0.6905314443436599	1.1337175567619249	86.46210415148056	111.79374952618898	0.2538558004028556	1.916968790161064e-06	2.143883404505352e-06	3.2077148004499262e-06
98	DF	estado	1.9389163084260093	0.6132646616010337	0.8537882425661966	79.96969831962681	112.61257409075529	0.4172818200901469	1.738716617227893e-06	2.7971675024212525e-07	2.2406882324022217e-06
99	DF	estado	1.64721287944269	0.7562682446412756	1.0889928343890576	87.04053978868238	108.79620010148162	0.25798720112342227	1.2529713225954856e-06	1.8033024968136608e-06	3.043901576063821e-06
