## Supplementary material for "Assessing the nationwide impact of COVID-19 mitigation policies on the transmission rate of SARS-CoV-2 in Brazil": seiir_fits_boots_ES.csv

	state	type	beta0	beta1	beta2	tcut0	tcut1	delta	e0	ia0	is0
0	ES	estado	1.5660126560060497	0.8248664327622307		105.05675943651643		0.3345639847808572	1.3397803919885315e-06	1.148005686744835e-06	2.1983361142635815e-06
1	ES	estado	1.3090583969026643	0.7215826219266657		105.09975579950881		0.42878293082025115	2.1032871753341414e-06	2.122658651435537e-06	2.3296201032121266e-06
2	ES	estado	1.4610642683283732	0.778822673347303		101.64793316420511		0.3944286105140417	1.1540660994916946e-06	2.2259237456205272e-06	2.4049296298435096e-06
3	ES	estado	1.7096313037421251	0.9343124833269303		105.6204816881071		0.2682286185624601	1.1735651600549702e-06	1.6650658827944342e-06	2.051738776642053e-06
4	ES	estado	1.437680817384117	0.6928578996573131		100.22709895656071		0.4701240876344719	2.214621804766798e-06	2.1371355521337046e-06	1.426871412272764e-06
5	ES	estado	1.6113455365563811	0.900266516267971		105.53637724043703		0.28677337611280124	2.1878803877630957e-06	1.7022818853450872e-06	2.417866782879871e-06
6	ES	estado	1.4915832470252282	0.7971402043096709		104.9364035239102		0.35771853557957606	2.4324703179204692e-06	1.3153082211699904e-06	2.070314894830135e-06
7	ES	estado	1.4786666432337492	0.7964006494511237		105.17946780938045		0.3551124247930756	1.564282668442959e-06	1.5547200674463992e-06	2.4517004063668527e-06
8	ES	estado	1.7487089554770403	0.9672727449689466		103.0434694950487		0.26127761389965043	1.2252784365488778e-06	1.8807800697588978e-06	2.3923083048592993e-06
9	ES	estado	1.5386977482786193	0.8663745672229981		106.35269186457013		0.3070282863716834	1.7466576178052616e-06	2.065737438282262e-06	2.456101333362958e-06
10	ES	estado	1.6140796351419162	0.8131765107671427		103.23286373821055		0.34855039123425446	2.3499478574304613e-06	2.0450490348706513e-06	1.397319876833204e-06
11	ES	estado	1.4341034546536042	0.7708873665915791		103.34355494826866		0.3854982127394347	2.079627386139939e-06	2.379803912406862e-06	2.335945960503752e-06
12	ES	estado	1.3838100665975062	0.7064709921091181		103.45752307510551		0.4367317245544779	1.3918796320830666e-06	1.2716022495680284e-06	2.3757553794850147e-06
13	ES	estado	1.4954693218556594	0.8149922600116691		105.12525401267793		0.349055429454128	2.458375032790994e-06	1.341263271942991e-06	2.1860844069693717e-06
14	ES	estado	1.8134105536787017	0.8842492027207901		100.17008990269424		0.3048850021330536	1.0329657598197903e-06	2.0094210469575272e-06	1.9221223107113705e-06
15	ES	estado	1.6778687334968752	0.8708477080592574		105.09680570712378		0.30078697324009385	1.7463550798334393e-06	1.2518070103315633e-06	1.8051639004230216e-06
16	ES	estado	1.6973072046829754	0.9619781951908032		104.56072848273547		0.2584721951425529	1.969348138459049e-06	2.0761299847185718e-06	2.363603594961157e-06
17	ES	estado	1.3450820275591557	0.712495851314555		102.37858962536926		0.45348601909553754	1.021282547790539e-06	2.0655928798259802e-06	2.310161394502016e-06
18	ES	estado	1.5732876304987355	0.8787988187137982		107.62997722760551		0.28923701865265666	2.4539089924892716e-06	1.1159291330473207e-06	2.372847529019485e-06
19	ES	estado	1.9710787960280265	1.0300138788641848		105.60794047892088		0.21150911755044535	6.078902817544047e-07	2.18819856363403e-06	1.5659344661117575e-06
20	ES	estado	1.4567151181108617	0.8016188004282977		105.62883908167107		0.35735861422433685	1.2801153980784407e-06	1.857670404969423e-06	2.3997119707896732e-06
21	ES	estado	1.6671288735367313	0.9049956512087933		105.46280882111941		0.27837010906618304	1.9841783611118814e-06	1.3536166554605263e-06	2.38733321526669e-06
22	ES	estado	1.696998616761185	0.8352371467334392		105.67094108326357		0.30762794621649986	2.2860120652492062e-06	1.4424793277557366e-06	1.3718117669450616e-06
23	ES	estado	1.6250638686982448	0.8796112456346276		103.69589739299806		0.30146409826538706	2.326455626267031e-06	1.770376069300208e-06	2.4265041425347543e-06
24	ES	estado	1.5927650618835303	0.8340310762649257		105.59332761726067		0.3222073574480754	1.5004303736534178e-06	1.582978022218733e-06	1.9862140615909463e-06
25	ES	estado	1.6545980404793266	0.9394652025386503		106.11640721219503		0.26619654901654755	2.074987659085531e-06	1.8995825457010382e-06	2.2077927933296473e-06
26	ES	estado	1.7087492743508899	0.9045877806036999		104.34320511813505		0.2766727740239561	1.3517094113901854e-06	1.908437294037025e-06	2.2931106762402286e-06
27	ES	estado	1.397941967332906	0.6956162267638463		101.80728797196358		0.4636630248732219	8.419558720121171e-07	9.883262407869896e-07	2.4233967605016947e-06
28	ES	estado	1.5186586974251934	0.8739419093550448		106.20140766672422		0.3111915859295184	2.2373179194617355e-06	1.6195338975763517e-06	2.411703650122258e-06
29	ES	estado	1.5021014137399402	0.8090723567790777		105.04035558597907		0.3440717580420084	2.0992543170467708e-06	1.7208894863632337e-06	2.265800112726874e-06
30	ES	estado	1.609626875853915	0.8936231310936352		107.23346728844525		0.2818374416042901	2.184608874375009e-06	8.441785733350003e-07	2.4509919193242746e-06
31	ES	estado	1.490526543048894	0.8000005876834354		106.34742061409518		0.3442294621649573	1.6612143132784845e-06	1.151926659985119e-06	2.429719095122716e-06
32	ES	estado	1.676846751928108	0.8969800626309812		102.83587824854915		0.29812213791123654	1.974176595655092e-06	1.5082868882185685e-06	2.183341595767948e-06
33	ES	estado	1.3165393431649344	0.7005644728158266		104.20549630278056		0.44713594191372347	1.1614356038295505e-06	2.3007782076473325e-06	2.422822820736184e-06
34	ES	estado	1.4073307964439503	0.7011068868870362		104.2670336769371		0.4376636777520285	1.983260394345089e-06	1.1204239482713165e-06	1.7670962383309325e-06
35	ES	estado	1.442231736018934	0.8347569025744654		107.1579688643414		0.33478311969257535	2.3060569168956525e-06	2.4546056687714873e-06	2.312238683080056e-06
36	ES	estado	1.153221087173755	0.6316338365051679		105.97555979619122		0.5233231428662009	2.4415486396443017e-06	2.221287956792807e-06	2.219458500808925e-06
37	ES	estado	1.5816050018605508	0.8625006170410118		105.89691442326749		0.3025868748381003	2.426167328295876e-06	1.1200098462629527e-06	2.4198712047412365e-06
38	ES	estado	1.5681080801739609	0.861575435731276		104.42582467160568		0.31379612838130283	2.291509548760253e-06	1.6004365738725388e-06	2.3503203061111023e-06
39	ES	estado	1.595550571224674	0.8259820273835403		105.09687474724673		0.326418913477262	2.048775821316871e-06	4.873454694525827e-07	2.2171269762000446e-06
40	ES	estado	1.6475625839328347	0.9199125742080544		105.21477713361524		0.2750219137792774	2.3684731897350754e-06	1.4791926080766796e-06	2.3395929689199145e-06
41	ES	estado	1.408272114163194	0.7353999117609078		104.10168724082337		0.4142609815583263	7.866366247520151e-07	1.2054203320496202e-06	2.443312664419885e-06
42	ES	estado	1.4861101150289528	0.8044339137956679		105.06128174860497		0.3554241782693481	1.7690349506514614e-06	2.2885200302845813e-06	2.0431437766871906e-06
43	ES	estado	1.5280868033287227	0.8386592995579223		105.11335475364015		0.3294102480186925	2.23385741716135e-06	2.3499669319885492e-06	2.1072379458078816e-06
44	ES	estado	1.2534875527444798	0.6938705436300103		105.99202567274455		0.45587071613013547	1.7247577402059425e-06	1.931854217002968e-06	2.449901712478924e-06
45	ES	estado	1.6759124335606381	0.8521615429389229		105.21745096813085		0.3037913663356092	3.9612608962395866e-07	1.067848040217003e-06	2.183592567147124e-06
46	ES	estado	1.4209048410795195	0.7154358073068714		103.09328686950488		0.4331502702287871	2.3803247535096722e-06	7.040572411527615e-07	2.084325188356806e-06
47	ES	estado	1.8150345051325547	0.9856088851552213		105.27783530687621		0.22956705008627074	1.9326180992752718e-06	1.2072005283856531e-06	2.400415970377499e-06
48	ES	estado	1.5971254109958104	0.8561647959712018		105.29311105452075		0.31271900135870884	1.9640641318248233e-06	1.1380220981167557e-06	2.204276159780681e-06
49	ES	estado	1.5179309033943535	0.735989155761224		105.37093399983021		0.40630118206092203	2.3812233126793704e-06	1.8575868684895525e-06	5.701995582251696e-07
50	ES	estado	1.5529747292202796	0.8555268471880143		105.12461740970359		0.31705668682951227	2.2220958046408286e-06	2.3038188196627635e-06	2.1030271226013412e-06
51	ES	estado	1.80932571798677	0.9680832824542418		105.31365375480496		0.2520027674960791	2.3900432668098537e-06	1.9030715710448986e-06	1.326945829628216e-06
52	ES	estado	1.7707486702667286	0.9999248066677295		103.00236482681359		0.24447600502964087	2.2328648831520852e-06	2.401032173694687e-06	2.415498310627475e-06
53	ES	estado	1.4043537892801823	0.6812832953591857		102.50614222109931		0.4772797573957094	2.362508067311774e-06	9.444566560259352e-07	1.3565605431755865e-06
54	ES	estado	1.3120914475375145	0.7244448312589586		105.61555524191515		0.44460745891940806	5.974393083442844e-07	1.351370348120362e-06	2.2160817646093985e-06
55	ES	estado	1.323369775463616	0.6826547133616122		105.03153592031192		0.4536263606371474	1.944502633414254e-06	1.1308651137956875e-06	2.381789093507562e-06
56	ES	estado	1.2944267419053292	0.6534883007999379		104.67653039525753		0.4988306880135793	2.190790378419042e-06	8.824717197329568e-07	1.7914878525321318e-06
57	ES	estado	1.72868142021849	0.9378459805373757		104.51772781570901		0.2695003823070831	2.3522129136565177e-06	2.171252353754103e-06	1.6765950652466144e-06
58	ES	estado	1.5002941736880793	0.7521761038506246		99.71662771653243		0.41551019298360836	1.957171499768686e-06	1.5983707054031662e-06	2.258588480107358e-06
59	ES	estado	1.4405296809770847	0.823946724057491		106.35521207105475		0.3447266261417978	2.126840070826664e-06	1.5026326179587975e-06	2.437053895709369e-06
60	ES	estado	1.647202661455367	0.9095915454462543		105.87877181878963		0.28321618892716527	1.077013768902568e-06	1.8035114095276066e-06	2.2676431926302307e-06
61	ES	estado	1.6992563583157614	0.9202382420951969		103.62719389042418		0.28377977114253083	1.8052411797603773e-06	1.9487723946355927e-06	1.996992587613682e-06
62	ES	estado	1.5261324075823697	0.8579703900525053		105.00799035126614		0.3253706916098515	1.2375568055848124e-06	1.7895916734834283e-06	2.4587726546359347e-06
63	ES	estado	1.9660210098945974	1.034636373696786		103.86898063562097		0.2082016740932681	2.164348883125927e-06	1.385162775686335e-06	2.0477419100821763e-06
64	ES	estado	1.6875331611939393	0.8352636747445827		102.57606506010376		0.3295377675444581	2.1043274197286825e-06	1.357479978567203e-06	1.6710731685608648e-06
65	ES	estado	1.8118818910766252	1.0172166800901017		105.91661540420023		0.22389916023146672	1.2144526725839945e-06	1.690079901335781e-06	2.2581917625316595e-06
66	ES	estado	1.668331380878628	0.8566504986493045		103.66257448146781		0.3209716077378741	6.551500764737651e-07	1.143144798397831e-06	2.007246824752582e-06
67	ES	estado	1.7190693967038735	0.8861090115570228		104.67335345309385		0.29928885065917576	2.1818262748767945e-06	2.044786565146261e-06	1.1118057434482262e-06
68	ES	estado	1.398852950346052	0.7631576633215683		105.7468357749453		0.38712510509559267	1.5913262864186716e-06	1.5145477838257653e-06	2.3963348925953348e-06
69	ES	estado	1.0660254264032112	0.5732289721360104		105.14922245461541		0.6262235360193787	2.3693839816051033e-06	9.811748463378669e-07	2.1179278407733198e-06
70	ES	estado	1.2509187924771874	0.6877495172457798		103.99277021287918		0.48153868235059555	1.7380906300417672e-06	1.6674920425627099e-06	2.393921896035395e-06
71	ES	estado	1.5072405544993304	0.8181782060204342		105.62226631967555		0.34324064198568704	1.4605855680305444e-06	1.3028898376603796e-06	2.300334511503409e-06
72	ES	estado	1.5325943544026397	0.8381587720302132		105.95145392939371		0.31925919260667845	2.4491508355907647e-06	1.3895469065871157e-06	2.4117823146921152e-06
73	ES	estado	1.6664231688916116	0.8952212864589983		105.38067458704852		0.285703272587077	1.989741494130887e-06	1.2738160926621508e-06	2.0846524902498548e-06
74	ES	estado	1.74393533508978	0.9228089131741096		105.82084783821212		0.25765775316248113	2.435805920500743e-06	9.019935658130386e-07	2.1697644294744515e-06
75	ES	estado	1.5227016504533775	0.7961957098243821		106.4786673698556		0.3532181713142253	1.5583682657841782e-06	2.2247517311553405e-06	1.3609543339829352e-06
76	ES	estado	1.5958227134696008	0.8694898051779336		105.0538978954154		0.30922701109066336	1.2002820177144018e-06	2.452524008632713e-06	2.089790922973877e-06
77	ES	estado	1.6258823263873157	0.9109004940336557		105.41551057732482		0.2832929381746053	1.448931650718411e-06	2.2551852384046705e-06	2.3913246263925664e-06
78	ES	estado	1.693688836179912	0.9297486196232674		106.52365507667595		0.2611675038483004	1.2073626348336099e-06	1.1638373123299035e-06	2.4470398099623073e-06
79	ES	estado	1.569954175121871	0.8382991622703845		104.8768168191777		0.3299968806257495	1.5797180947129295e-06	1.6050197642603536e-06	2.020646781181791e-06
80	ES	estado	1.8065561334153863	1.0238564057192017		106.12221991698038		0.21807101063280343	1.4044682969934376e-06	1.5526428210638379e-06	2.4327275898060302e-06
81	ES	estado	1.849367995594844	1.0352142586478177		105.61803563372484		0.21070126667542535	1.3762554736221372e-06	2.2973811560964233e-06	2.437052259432846e-06
82	ES	estado	1.4094765638225202	0.7132141749830447		104.28271378910866		0.43467064744746325	1.927621682458567e-06	1.0483296988040483e-06	1.7285767791145695e-06
83	ES	estado	1.6214303334171452	0.9047892412505806		105.73454567254679		0.29241697493184626	1.701991636092928e-06	9.790958815990785e-07	2.1687010880828896e-06
84	ES	estado	1.540103565099636	0.8594816623183799		105.841633645942		0.32024594123308503	1.2869924313421351e-06	1.486879857405577e-06	2.293818287105117e-06
85	ES	estado	1.659968397665841	0.885378008600544		105.24790480322095		0.29139905273302896	1.9976209189082933e-06	7.124939009384074e-07	2.151266792133261e-06
86	ES	estado	1.821515177543568	0.9862779872333792		106.49248019054473		0.22862057948630296	9.211396239554807e-07	9.911374517651818e-07	2.282548464715556e-06
87	ES	estado	1.5014027809371508	0.796889729967799		105.03784729500889		0.35827236518308847	1.119311247705968e-06	1.004238853216897e-06	2.404957133739312e-06
88	ES	estado	1.7415202016847728	0.9380971868711203		104.90947397009577		0.2639540193198354	1.458992799050117e-06	2.0444515260450014e-06	1.9943857920025466e-06
89	ES	estado	1.7316161425010037	0.9328190496786403		105.33458749893876		0.2583334291590686	2.2416933849295786e-06	7.248014466219477e-07	2.367240405334466e-06
90	ES	estado	1.2323922105965817	0.6699302463916957		105.6804272194758		0.4817181045457146	2.3659225502351392e-06	2.229216060073127e-06	1.8605095228278238e-06
91	ES	estado	1.548806570684136	0.8423518813814398		106.0236847270934		0.32100567210402886	1.6599336129929995e-06	1.3071186746120873e-06	2.305045731488045e-06
92	ES	estado	1.6231783269404358	0.8578453097408532		106.1511426469831		0.3056837331796046	2.4520748013602827e-06	1.2500991106868875e-06	1.7233586149174435e-06
93	ES	estado	1.7103923151706024	0.9621787476146139		105.96549603445114		0.24936232689290963	1.3221380306921217e-06	2.059490096300857e-06	2.414816906354608e-06
94	ES	estado	1.7120309064483035	0.8655287849453747		100.16479744032306		0.32880161361670496	2.03349672881522e-06	2.314484117024508e-06	1.6394517731078832e-06
95	ES	estado	1.823986884525822	0.9914104838948785		106.1618051155927		0.2315499999299681	1.7230703774549931e-06	2.367392956313291e-06	1.6830734271990486e-06
96	ES	estado	1.374485725504285	0.7522158871546617		105.54812418933274		0.3962384120517515	2.0039211799353135e-06	1.484578372830567e-06	2.456212423640696e-06
97	ES	estado	1.4512297417781883	0.745667143322738		101.39060178140419		0.4145434411483862	2.3564065900231786e-06	2.1609928650393464e-06	2.0610467599307475e-06
98	ES	estado	1.5711449042165113	0.851649781600972		105.98714441402838		0.3088890261701597	1.1028807826635038e-06	1.931474559426103e-06	2.4574443672226745e-06
99	ES	estado	1.519399083412622	0.8168421742324277		105.07194556762741		0.3373776679428143	1.0813062914461473e-06	2.4246150263604868e-06	2.3825769524595155e-06
100	ES	capital	1.252079863184126	0.912556229793044		105.78416266045222		0.2807017882625485	1.6327422236052865e-05	2.211088387161627e-05	1.838122432356105e-05
101	ES	capital	1.8479405040563874	1.133559512084308		105.16432434254608		0.1688163111999224	2.1086543060451898e-05	1.351637619791819e-05	3.1237758819581558e-06
102	ES	capital	1.8058088465500028	1.1660524864374375		103.82165084080759		0.15309516459696057	1.0834403778435583e-05	7.0687208267778275e-06	1.121347448349095e-05
103	ES	capital	1.2764317418495095	0.8124031078596942		99.0033625015416		0.3511832765743448	2.5143549472234334e-05	1.647704450596541e-05	1.1718218619913753e-05
104	ES	capital	1.5936827902155233	1.118546343007583		105.59526243459382		0.17737868417611738	2.6620573314262976e-05	1.8643708846655707e-05	9.767508139756528e-06
105	ES	capital	1.4834764246553325	0.9464474782530757		96.20192419696646		0.25919600375519497	2.6330922572249583e-05	8.01965241465669e-06	1.9325174390512334e-05
106	ES	capital	1.3530368836804765	0.8147400273420045		101.90064250104473		0.35063544361415444	1.6676256633876152e-05	5.004189295678876e-06	8.192643827357788e-06
107	ES	capital	1.2195911805839703	0.8920718481928894		104.98816982407918		0.28493876235874444	1.1621736912480316e-05	1.1670093935908419e-05	2.6567163151688365e-05
108	ES	capital	1.066309252410955	0.8247959737411434		106.29637534868714		0.33593282785764783	2.310578433416208e-05	2.56051834108584e-05	2.4774662782456498e-05
109	ES	capital	1.365478989723457	0.8436590758743606		98.06494353754596		0.3300429780488926	2.6859120435462677e-05	5.052786858215038e-06	1.2574765474232483e-05
110	ES	capital	1.6512131351268124	0.8896509353380471		95.14793941762103		0.30034912232459593	2.1257743303219837e-05	1.0293549741168558e-05	8.11905840104715e-06
111	ES	capital	1.5582062537433388	1.1397732584954683		106.18715268295603		0.16105243565613206	1.7582116784609278e-05	2.2915657076197777e-05	1.8491613411984784e-05
112	ES	capital	1.5126714829927925	1.0046220756722413		105.18511458976569		0.2223572862437865	2.1177557394701058e-06	2.433497348004071e-05	1.1980410116256623e-05
113	ES	capital	1.5644008425339169	1.0704737054030489		105.91325025872514		0.18708892530685428	2.5479245536659104e-05	1.0095662534012653e-05	1.2889179267380804e-05
114	ES	capital	1.4249210944242676	0.9676524906545662		106.102391936815		0.23912077321622424	2.5982846135413237e-05	2.3171327097161655e-05	1.0080894493989538e-05
115	ES	capital	1.3011594915676297	0.8554513246548591		95.72653285814646		0.33901059743674006	2.5935170415509464e-05	1.1874471374173659e-05	1.5543877241369803e-05
116	ES	capital	1.2775548759767648	0.9115905353803326		104.23860524420807		0.2800952067023184	2.6622509911291556e-05	1.0536333532675368e-05	1.7073862463456925e-05
117	ES	capital	1.6570297815504955	0.8679991066510988		95.89390975213571		0.311151911793633	2.6586765458263017e-05	7.0237708224848e-06	6.100163385762342e-06
118	ES	capital	1.197847223153073	0.8583304413726837		105.29647409227144		0.3155221367664974	1.5657905172860615e-05	2.047944833144745e-05	1.6009488736837952e-05
119	ES	capital	1.4436450961456404	0.9499015172346865		105.20637101179481		0.2421679775111163	2.395336122132114e-05	1.6312467962695493e-05	1.0579355404535566e-05
120	ES	capital	1.0237990251515547	0.6783055236362623		104.6416232965934		0.4325282504733844	1.9994561762517047e-05	1.8616065728935592e-05	2.2547434611425966e-05
121	ES	capital	1.7000978852066806	1.328854060617705		106.48044996499713		0.10223865012005577	6.776314465003703e-06	1.2145624946340657e-05	2.6120273051432377e-05
122	ES	capital	0.7872472458452305	0.5257656010234624		106.93812534040907		0.6665754444319683	6.271820749847308e-06	1.4199218651618539e-05	2.1638284857025468e-05
123	ES	capital	1.1337483391506205	0.8498534023124773		106.89650469130942		0.3212486809003981	1.2036413217491607e-05	1.109854032090236e-05	2.585040104532777e-05
124	ES	capital	1.344385493834778	1.0072939107627543		106.30600651786968		0.22390801898994148	2.6118553261688744e-05	1.9135005580537767e-05	1.795434623848959e-05
125	ES	capital	1.1874401414184075	0.832540797414707		107.33810649763747		0.32092250705805725	2.313083714620428e-05	1.9029669436494382e-06	1.8003788729222796e-05
126	ES	capital	0.7791749049442277	0.5231687055880799		106.55209801729876		0.6588133374025812	2.690610158033404e-05	1.084136750214329e-05	1.9894918119874692e-05
127	ES	capital	1.5254682034168179	1.1448518418829867		105.19814667515908		0.1675796942585299	2.028702119777248e-05	2.0421232258500586e-05	1.7597484638050527e-05
128	ES	capital	1.4819840064306455	0.7728789779757048		95.88426295098449		0.37753129837032745	2.5948152692645674e-05	1.8549960410942176e-05	2.9732911158151735e-06
129	ES	capital	1.2950697690398478	0.9032091194829962		105.77000203056815		0.27274388654974124	1.5332857543982576e-05	1.667032986289774e-05	1.857669404528139e-05
130	ES	capital	1.5952702628223538	1.004752469015676		95.65822070312666		0.2419174084326945	2.2147075957465632e-05	1.3075223127347618e-05	1.3056617640235318e-05
131	ES	capital	1.252729771826634	0.8522371451300482		106.9575678817929		0.31367341350701067	2.6121327738389754e-05	5.285019242114755e-06	1.1125987835884328e-05
132	ES	capital	1.5592779005464303	1.1063720322005046		105.3872115143872		0.1770518592057811	2.6620874612487542e-05	1.0885961223808543e-05	1.426239195639773e-05
133	ES	capital	1.595134970988253	0.8033456605815942		95.17112310935383		0.36212793438032104	3.2044780560746105e-06	6.36731903872653e-06	1.0326999365134211e-05
134	ES	capital	0.9642593302829819	0.6305025575937694		102.36792668957504		0.519948952591008	1.5939301694321676e-05	1.2729910085795205e-05	1.881996273643358e-05
135	ES	capital	1.4123653809310832	1.0904447439552838		105.85518607139912		0.19376459948884686	2.6480490050266595e-05	1.4919522123387288e-05	1.9089185019237486e-05
136	ES	capital	1.4697841171264354	1.0632247316280876		106.28091459312145		0.2054642956742704	2.6857663240019123e-05	1.9978653170018615e-05	1.060071427256623e-05
137	ES	capital	0.7736134185983999	0.5255440294181659		102.54548864748241		0.693177872012964	1.2659691095263867e-05	2.02169332125347e-05	2.1007698471188718e-05
138	ES	capital	1.6055780405458	1.2108069699110164		106.98111821487987		0.13371450109277586	2.3547215841699826e-05	1.4599825511728259e-05	2.1015557598987763e-05
139	ES	capital	0.9851120457912469	0.6263284816599991		105.39952146178823		0.5046732770520288	2.2483163277453906e-05	1.1882650744221403e-05	1.3400753863794703e-05
140	ES	capital	1.0328401289750289	0.7318810159394235		104.91347898302251		0.39527043180737376	2.6424534399152063e-05	1.6940787391579513e-05	2.4920962808166187e-05
141	ES	capital	1.725011207108295	1.1774928751222296		99.47804015927616		0.15186931810922022	1.533104708616949e-05	3.300012453121912e-06	1.933671122535833e-05
142	ES	capital	1.4403609244677409	1.1057192006999972		105.6019869141646		0.18112287480957845	2.5747834379890727e-05	2.014429495010379e-05	2.1095644599193965e-05
143	ES	capital	1.6323239418185234	1.252177760191295		106.19804692415413		0.12284282233825712	1.792034828133887e-05	2.098255756763824e-05	2.211061028029401e-05
144	ES	capital	1.5699974858387167	1.1755561257979732		97.75525936390963		0.1647698923353847	2.6314165880425104e-05	1.678924658876259e-05	2.278999788954651e-05
145	ES	capital	1.1308272465534168	0.7916034089350427		106.69330605215552		0.3404523307093384	2.543581789890426e-06	2.157256408176075e-05	2.5090040353226334e-05
146	ES	capital	1.5751387429615267	1.1216155718922234		105.93968729104826		0.17942893032989007	1.7242583667231925e-05	9.574473834135836e-06	1.4283429297096878e-05
147	ES	capital	1.4362766600225112	1.1185783100620474		105.80419667435109		0.17722618194830256	2.4890356028828195e-05	1.882260062849513e-05	2.4402973754288328e-05
148	ES	capital	1.4760596131207762	0.9611500251442057		105.21580497186136		0.23640143024619656	2.0860659844071503e-05	8.750460441649132e-06	1.2992073795664326e-05
149	ES	capital	1.4767206076601993	1.0369390864405033		103.8808768235465		0.2062744969098723	2.4452706772769015e-05	2.0967619545700076e-05	1.5468598561042326e-05
150	ES	capital	1.680750312670126	1.1259505744169966		105.87000545115065		0.16774460117469725	2.3719605384989234e-05	6.870786757314918e-06	1.1078792390985456e-05
151	ES	capital	1.4860048634896497	1.0246679695525136		104.12880618720455		0.22234514119228	2.499443276493475e-05	2.2207723465673086e-06	1.2745382591594418e-05
152	ES	capital	1.2859532152303894	1.0242440810708455		108.58251498268925		0.2217693301572342	2.560498951804851e-05	4.745216399872874e-06	2.6457502362666868e-05
153	ES	capital	1.1327648153937098	0.8255107732393813		105.51663928325567		0.3357614946410334	2.512871045250224e-05	1.1858922155856237e-05	2.1189911851760105e-05
154	ES	capital	1.7624290380413898	1.3023485470570098		105.53457253444138		0.11210578419877547	2.009000600243557e-05	1.8738714684449366e-05	1.5587425752378514e-05
155	ES	capital	1.6484705123044447	1.2376184591981345		106.96865766671162		0.12472337028033582	1.894335890831313e-05	6.8602173939843885e-06	2.154417200501451e-05
156	ES	capital	1.8223243788675623	1.2720353537487794		105.8353720996457		0.12085134508120043	2.404417163055948e-05	7.199004036147209e-06	1.0577090600123687e-05
157	ES	capital	1.333303959099449	0.693598650643201		94.87406023608659		0.4481139004485454	2.1578622893539153e-05	1.2169515941122497e-05	9.708575349900746e-06
158	ES	capital	1.5579325540604585	1.1735132326083892		104.01438324062583		0.1559731307408974	1.4675026410911421e-05	1.9670789054633908e-05	2.2011394615224503e-05
159	ES	capital	1.6454397381565318	1.2205131323743714		104.47783183350532		0.1415005294407474	1.688851941171397e-05	1.2926044612755741e-05	1.8782681050680116e-05
160	ES	capital	1.5943173229592544	1.1423824828410991		107.93319224581874		0.1614714411030464	1.2482730316444662e-05	1.6065005554871995e-05	1.5199597225932669e-05
161	ES	capital	1.0808762763510873	0.8535473489899181		107.45375119187618		0.32776617632343513	2.6405223233406433e-05	1.2196144292402818e-05	2.5858442423067663e-05
162	ES	capital	1.1131201812795337	0.7789921948838423		105.95046501791013		0.3610631333364238	2.5275601845071414e-05	8.734850110726668e-06	2.1002810914493144e-05
163	ES	capital	1.236585367563697	0.8156695471209878		104.68675249592084		0.33588532524514286	2.6858442168264073e-05	6.505009246198899e-06	1.3097759755065574e-05
164	ES	capital	1.3175316069861958	0.9356420529268239		103.58863295367763		0.26834368989887114	1.8489433585934638e-05	2.3323349610837578e-05	1.3892896100660106e-05
165	ES	capital	1.4398001274144003	1.0065654013112129		105.54274454199974		0.2254998338497074	1.1960709438469265e-05	1.8143497344908088e-05	1.4799035701993503e-05
166	ES	capital	1.6202310576401941	1.1755915650060869		109.1826366685151		0.14197297292474248	1.9340839185480957e-05	9.906052818544395e-06	1.8189618338176006e-05
167	ES	capital	1.3486454552313532	1.06283602463378		107.03655300383858		0.1976724873881967	2.6479730625792284e-05	1.1279742309118035e-05	2.6876419414206393e-05
168	ES	capital	1.076205638413363	0.7762201292288922		104.23013085457346		0.38472098334785404	2.659535721531802e-05	2.3508769475192408e-05	1.2639962929587394e-05
169	ES	capital	1.22943145516977	0.8842384979877909		107.58496392322735		0.2878327131380773	2.5151691957516364e-05	4.736255051245616e-06	1.978176023959713e-05
170	ES	capital	1.7321706351356405	1.213070300524948		108.47347361748066		0.12826274937144272	1.492612061053383e-05	1.6455174341970437e-06	1.5582257762136563e-05
171	ES	capital	1.4662535845003126	0.8635946409437437		105.5481467273419		0.3036616547291593	2.6089988953969633e-05	6.658852699531261e-06	1.8202885067922407e-06
172	ES	capital	1.539782606620678	1.075129933936405		105.63105903219767		0.18992088893480025	2.615689137470491e-05	2.225139044499759e-05	1.1136533806802853e-05
173	ES	capital	1.4313026364842691	1.0033260597884377		105.90200458855297		0.23479501651459403	2.3832762154871436e-05	1.5711012667638422e-05	1.011670750799571e-05
174	ES	capital	0.9801027435010137	0.6945710465054621		106.00792336416724		0.45154588903558	2.3744222518484665e-05	6.2889619492529784e-06	2.068788149917879e-05
175	ES	capital	1.6234628397430075	1.0202332053939298		104.41335678121675		0.1989995520587486	1.6230513545991514e-05	6.5578271483334065e-06	1.294923751683439e-05
176	ES	capital	1.983566069732924	1.0000214265369585		96.20927782561776		0.24273351685422664	2.4089334284366124e-05	8.093483983826307e-06	1.8190857486713986e-06
177	ES	capital	1.5132980522343138	0.9924920620208345		105.06813496647828		0.2219902020599016	2.62840323064757e-05	1.0552893837430092e-05	1.0156494684169118e-05
178	ES	capital	1.6605579523595433	1.2634493329695096		106.5186536776585		0.1159215897261101	1.0978507136648394e-05	2.311846381702576e-05	2.56665515572276e-05
179	ES	capital	1.611186974532561	0.8395966761970967		91.48429100531497		0.3378385165555288	2.305359008317061e-05	1.7929935012246912e-05	1.1567891221241359e-05
180	ES	capital	0.9518999072427333	0.6858263456336053		106.55802033439315		0.46733281178653274	2.60659318443067e-05	2.3542192610064487e-05	1.3417456173515913e-05
181	ES	capital	1.3597202280521492	0.9219624107305352		101.55304404823355		0.2788812478499519	2.5591887330209715e-05	1.70336004609293e-05	1.2205727551224318e-05
182	ES	capital	1.226534857999158	0.8939148592658774		103.29349487885048		0.28113853445328296	2.5692433967435667e-05	2.4575537099420153e-05	2.3671838709001346e-05
183	ES	capital	1.3411676812355244	0.9235434616905027		101.33134255892597		0.2860424184432034	2.61920450331886e-05	6.312395662813856e-06	1.3938503822412686e-05
184	ES	capital	0.9070914914562935	0.6075880513252018		106.99101729121826		0.5202078682854168	2.2655097320904403e-05	1.785910841574574e-05	2.0268866355232227e-05
185	ES	capital	1.5444406410046851	1.1307699829014564		106.38959709554915		0.16036804167937965	1.505370419971636e-05	9.412144169625007e-06	2.3054873494690146e-05
186	ES	capital	0.909335898082847	0.5795204587093435		104.76341641399326		0.5931448493404116	2.647209926344329e-05	8.585926771492936e-06	9.387002435800742e-06
187	ES	capital	1.0297405222678129	0.7694312174875306		104.47662721137826		0.39276400251933996	2.494773344641244e-05	2.064275774824379e-05	2.2223218064938692e-05
188	ES	capital	1.01762326409559	0.7264117990931411		106.83619689717945		0.4212976669870205	2.6819065714947225e-05	1.571568099157402e-05	1.439440656156928e-05
189	ES	capital	1.4779213809138159	1.0391116364491677		105.32895471251442		0.21588515628126048	2.1715797391501377e-05	7.093542421468533e-06	1.3057194219880882e-05
190	ES	capital	0.9604642839878056	0.6989250055909555		103.91204465344482		0.4472995047378628	2.67030449559188e-05	1.5138368999660662e-05	2.4787930063969116e-05
191	ES	capital	0.9282963794302912	0.5693118852203535		105.61495574289297		0.581669695139098	2.5696925832111486e-05	1.5197799953152465e-05	6.193933298839328e-06
192	ES	capital	1.6110163191283662	1.0043816908740966		105.23080693269398		0.2324145114861693	2.2697418444439702e-05	1.4691698857327323e-05	2.2945576555855922e-06
193	ES	capital	0.972334046941471	0.6221721488205504		102.52116366340935		0.5372973914915209	2.685603079806365e-05	7.052818905840784e-06	1.3639086193326903e-05
194	ES	capital	1.8101269432367622	1.3440935637951816		106.43644300892248		0.096395487269014	7.407533495011841e-06	1.4129335286831236e-05	1.999318276677553e-05
195	ES	capital	1.6527628190394819	1.1545525121060705		105.54705697341025		0.16814100677915356	1.3794043176257002e-05	1.6298903775159206e-05	1.1091261724999892e-05
196	ES	capital	1.6479092106231994	1.1916226939586738		105.09603266802375		0.15265635461691598	2.4958461145108777e-05	9.092207484715573e-06	1.3241004712472389e-05
197	ES	capital	1.7366110775723769	1.417681070738187		106.29359477961097		0.08319516397344544	2.586897398548565e-05	1.693733730894034e-05	2.3180656131279034e-05
198	ES	capital	1.5991463034400504	1.1776803644666456		106.32634491575284		0.1457813797954357	2.64179702162297e-05	1.709805759328905e-05	1.8442440814748314e-05
199	ES	capital	1.1293658748908126	0.7944485393996252		105.63415165839218		0.35803000841109256	2.6397337676696804e-05	1.4105578428117042e-05	1.5098979036065038e-05
200	ES	interior	1.5974132920694992	0.8532740231903336		105.69230453607804		0.3084278937438189	1.1171331037962245e-06	2.7032170843164222e-06	1.744863439009674e-06
201	ES	interior	1.5902370002595134	0.9519253463457487		107.2336102037388		0.2643383505705096	1.0465951980286272e-06	1.1502304540401777e-06	2.6802468792804586e-06
202	ES	interior	1.7111903941126345	0.98701247935964		105.77260974927027		0.24193495335331663	1.976087506455922e-06	1.1559651578689408e-06	2.3599697591166148e-06
203	ES	interior	1.424507692184525	0.849180640025603		106.11270163543877		0.3375011763283529	1.4034253035502294e-06	1.4643967365087635e-06	2.6816757981636944e-06
204	ES	interior	1.5087065200883865	0.8686262585186003		107.32674991487409		0.2971771629750514	1.8706820365815976e-06	1.618898534971572e-06	2.6886800471855548e-06
205	ES	interior	1.5460347947218462	0.7932909913798236		101.08204735782768		0.37925916275962407	2.5972301906121227e-06	1.9700411746835516e-06	1.4146642778214488e-06
206	ES	interior	1.1700147388438926	0.6721552760109855		108.04114514750977		0.4779406415109373	2.318957105376954e-06	1.4426691496602094e-06	2.365053384224761e-06
207	ES	interior	1.5743182302056433	0.90638329867473		105.93586932914687		0.28295950661443786	2.6008830903862185e-06	2.593983643090724e-06	2.1698754613518532e-06
208	ES	interior	1.4942332304577364	0.8833953483472379		106.29179411730952		0.2991308598753476	2.4600673246996153e-06	2.188378655629632e-06	2.544627902233025e-06
209	ES	interior	1.4772025491515957	0.7982688356868054		105.08103020286231		0.3530969931507403	2.323638826034348e-06	7.308626425955568e-07	2.264976580843059e-06
210	ES	interior	1.6461640234984078	0.9470719462029966		102.81948358482876		0.2697796175800562	2.5894723249935166e-06	2.636189794589614e-06	2.523498145759206e-06
211	ES	interior	1.3141056561655209	0.7327908714490158		105.12990658899847		0.41544972786784745	2.3933180713979467e-06	1.3609624639255545e-06	2.6553147558886215e-06
212	ES	interior	1.4407010790729065	0.8346571495778828		105.78966185756505		0.3370336437025667	2.2134859969136268e-06	1.4412570836995534e-06	2.618382157253408e-06
213	ES	interior	1.351714926886512	0.7498570413804104		105.98315469749028		0.4122355079174321	2.327913412201688e-06	2.316792531133986e-06	1.266134443557885e-06
214	ES	interior	1.8063872038555207	1.0190022194922512		105.38520558615025		0.22026549777396248	2.2289423604187577e-06	1.9334902143964043e-06	2.0142976451422826e-06
215	ES	interior	1.4093828204911762	0.7846887224572304		105.70108674187087		0.3686558623434263	1.8959961918295339e-06	1.6931800654833385e-06	2.25410960182198e-06
216	ES	interior	1.523632906282133	0.8879056059798955		106.32322542848026		0.3031693056830552	2.377334892074562e-06	6.823083531258052e-07	2.3496347768981127e-06
217	ES	interior	1.3625353944369318	0.748828039447531		106.3309661871136		0.3959288868550095	1.551891821153308e-06	2.423062096773791e-06	1.8612196201975995e-06
218	ES	interior	1.3703096162453663	0.8001867850034871		106.04013133704532		0.360158438473409	2.4691825639320687e-06	1.966233471228105e-06	2.6998630544552635e-06
219	ES	interior	1.2440661746183606	0.6717307970342976		105.43426018354995		0.47695795310440936	2.0402947809770346e-06	1.6711259881717097e-06	1.9628345779281643e-06
220	ES	interior	1.3301427305105502	0.7534439073601465		106.30624411584141		0.3953082783566509	1.3522517835188338e-06	1.6172819388377737e-06	2.624509757124972e-06
221	ES	interior	1.5190799460051938	0.852525359274488		105.96132031493862		0.32424863356248157	1.1912922264758134e-06	9.405295319082203e-07	2.3235013085581553e-06
222	ES	interior	1.5764940783967414	0.8283939162510919		103.5471917478279		0.34925330987994	1.9013032683633268e-06	2.0203549257001825e-06	1.18914246707136e-06
223	ES	interior	1.3502740219844274	0.7454723309667199		106.09849675640952		0.39569453822665696	2.6256271398964368e-06	4.4960918895673703e-07	2.592226052270707e-06
224	ES	interior	1.7226748437954735	0.9363384629785878		105.63067911429582		0.2656168624754113	2.065800593653584e-06	1.7813772566582597e-06	1.4358758559889314e-06
225	ES	interior	1.426779533291493	0.7673036913841724		105.35955593846757		0.3853626476810259	9.889218252943817e-07	1.0753971285312445e-06	2.2140867696001e-06
226	ES	interior	1.487988343484841	0.7976576602080346		102.89023056757411		0.3627134825546449	2.0890371087294527e-06	2.3768814877344436e-06	2.049232241521056e-06
227	ES	interior	1.4443969276321882	0.8424670986383368		105.69547877296917		0.33175865378678115	1.9667610812246633e-06	2.2753601821415634e-06	2.456590787895868e-06
228	ES	interior	1.324006982017991	0.7745887219635772		105.75766185581448		0.3913565579619759	2.0406393859596363e-06	2.6661978744632983e-06	2.175044647386688e-06
229	ES	interior	1.4228711512702084	0.8063975076301848		105.71398066663807		0.34819434663415605	1.395314447981833e-06	2.565802022800079e-06	2.536990735105845e-06
230	ES	interior	1.6266053111452503	0.9082669737694347		105.21893039585336		0.2777766600404317	1.8484790524913951e-06	1.929642330869748e-06	2.3212151105735094e-06
231	ES	interior	1.3404416187478825	0.7755758207882533		105.95671068843066		0.3876368872417955	2.3432885455571613e-06	1.961248920233563e-06	2.2431448502995892e-06
232	ES	interior	1.1413988697194066	0.6224732426375679		107.41810454993016		0.5383470408802078	1.4916170237293992e-06	7.90519928806136e-07	2.169070060378017e-06
233	ES	interior	1.5986803671266978	0.8827172372025596		106.4889454186639		0.309390769996981	1.5298425994949923e-06	1.262918044737778e-06	1.4427194370597915e-06
234	ES	interior	1.733534671223284	0.9766386860308592		103.17614190272143		0.2614050221873088	9.767058880111189e-07	1.4189047328966793e-06	2.1469411378021086e-06
235	ES	interior	1.0774132652409736	0.6045053151695466		105.3527469956811		0.5716565988084086	2.2445107853099924e-06	1.9890787748360317e-06	2.3061621883204526e-06
236	ES	interior	1.5617141501782572	0.8622748275371049		105.59899861299789		0.30570588737393095	2.360082799990681e-06	9.806322214296345e-07	2.307687788496716e-06
237	ES	interior	1.4762526689049995	0.8244535394456113		104.43018599074077		0.34521244761255016	1.2599517381689279e-06	1.3707674395711012e-06	2.567855930849144e-06
238	ES	interior	1.871622709858695	1.0918877172282633		104.27479366486648		0.19687447735468308	1.7695009750469483e-06	1.4206181020955589e-06	2.4567142009022345e-06
239	ES	interior	1.539139445291127	0.8642880913617935		105.56784770721356		0.308298741174868	2.591455654309535e-06	4.989280607383096e-07	2.4948479421010814e-06
240	ES	interior	1.8935861464775068	1.0528015924310632		106.0040328360542		0.20825408038331047	2.018454088620066e-06	4.677459979335173e-07	1.754449912332124e-06
241	ES	interior	1.4130768477757623	0.7948340244275209		105.60395837684467		0.3664675366181541	1.990009791816693e-06	1.1240919449393214e-06	2.3361595821157334e-06
242	ES	interior	1.4032700217125027	0.7724881550248957		104.41785178535315		0.38945967608468185	1.816263749700562e-06	1.5531662646849225e-06	2.106588912173769e-06
243	ES	interior	1.2364560599295804	0.6874450877806438		105.40863708970504		0.4652573046938708	2.45618493219204e-06	5.793943776354965e-07	2.6372614468330292e-06
244	ES	interior	1.5262457232884388	0.888059326814552		105.88143638066175		0.29895523270288615	1.7008573976180052e-06	2.1570289406468556e-06	2.5358530460385822e-06
245	ES	interior	1.7489242894883013	1.028107102924418		106.01590544407767		0.22463760688741638	1.9450520380613647e-06	1.7861712947052235e-06	2.222754907061184e-06
246	ES	interior	1.6328607412065694	0.9352536591376911		105.66251414036867		0.2662983744338951	2.6508672645832357e-06	1.0972265857935462e-06	2.4161516881217474e-06
247	ES	interior	1.831419558138834	0.8704641177639502		96.89223903176459		0.33626526278575625	2.086969864201189e-06	2.647352477204311e-06	1.1768318250325996e-06
248	ES	interior	1.5518180191101827	0.8957113668998548		106.62825471557579		0.29284714283198376	1.7225892920388883e-06	1.6736876916993471e-06	2.2502304214692065e-06
249	ES	interior	1.7261042548936483	1.0004211054646897		106.07663518282855		0.23689677162052863	9.463452818352776e-07	7.263211830070336e-07	2.503389769808677e-06
250	ES	interior	1.1412183053068383	0.6544364876527643		106.8772266686189		0.49548175021587	2.619570094968086e-06	1.988398023151254e-06	2.5238258224397593e-06
251	ES	interior	1.1670941244667372	0.6382692485133009		102.61776474599294		0.5398514728583316	1.211814813991299e-06	2.21625561725011e-06	2.498045901411002e-06
252	ES	interior	1.438850805903569	0.8037294676108357		102.74749661531342		0.3653970112772094	1.0904738207797937e-06	2.47297261449436e-06	2.6396415203041458e-06
253	ES	interior	1.3723085755714475	0.7972523780737033		105.79342817740513		0.3654718888639835	1.8682504322114312e-06	1.8481599806916069e-06	2.6335617995398697e-06
254	ES	interior	1.469738303253256	0.6985799180162666		98.64091923000132		0.4706727343712408	2.018956568049646e-06	1.7769557004859819e-06	1.6386230429234008e-06
255	ES	interior	1.3559201926356983	0.8042928980932244		107.31041505126974		0.35917341191558	2.4022368113722086e-06	1.1473715543398258e-06	2.632348759561214e-06
256	ES	interior	1.1983409522092083	0.6397784887486146		104.90271917370865		0.525018239588971	1.516917104263765e-06	1.0417698715592258e-06	2.050086723050757e-06
257	ES	interior	1.1184756493282217	0.6140239586874109		105.22816586126775		0.5476075093844816	1.8744306072970553e-06	1.681356896675923e-06	2.6200722888641675e-06
258	ES	interior	1.5795256914293667	0.9063026012072647		104.52278386255345		0.2966590076122618	2.2491050268822454e-06	8.990081377247667e-07	2.3632134574652334e-06
259	ES	interior	1.0673489569721526	0.5909475394049204		105.15452910742384		0.5960599032450875	1.905148537563663e-06	1.5642747764163169e-06	2.325001178264595e-06
260	ES	interior	1.7950197955320735	1.0146222535679879		105.82813475445225		0.2233789905703373	1.2262892239480783e-06	2.691278395598077e-06	2.010752023847369e-06
261	ES	interior	1.3702194988356098	0.7573436931369378		105.89689112010953		0.38640228990084596	1.5989900801516048e-06	1.2773918129991704e-06	2.6359822884664894e-06
262	ES	interior	1.4144737600337804	0.8122147547367364		104.91037968303574		0.36103564372466185	5.644647144641783e-07	2.0413281855968418e-06	2.6205471477342316e-06
263	ES	interior	1.543557545048751	0.8895620211244092		105.65861518522797		0.296859035859367	2.37373543350171e-06	2.2067558733552174e-06	2.2353895527361343e-06
264	ES	interior	1.7788187626077252	1.0164705023807015		106.83804427949657		0.22275911997118397	2.6797146526238187e-06	1.5036385895924347e-06	1.7907232539017293e-06
265	ES	interior	1.6638854884011371	0.8961821622971974		102.54236351272243		0.3019094261009399	1.194596311337841e-06	1.1578681154275393e-06	2.234618388224575e-06
266	ES	interior	1.5038725472918044	0.8446028291994914		106.2816710483562		0.3198952083592439	1.3501936634541429e-06	1.8075070388942285e-06	2.3787826293670558e-06
267	ES	interior	1.4832264006085238	0.8412960224080993		106.2532908325722		0.32821346858881834	1.3698255264224355e-06	1.376229398958907e-06	2.3894334396878833e-06
268	ES	interior	1.9504884507940057	1.1109567911509994		105.51824652976137		0.1869767950980964	1.644346843034473e-06	8.265540556503072e-07	2.00122397937844e-06
269	ES	interior	1.5479039388849918	0.8646599721706351		105.4862897255339		0.3112676404219372	2.4429081538111405e-06	1.3174513300418252e-06	2.1555365325688973e-06
270	ES	interior	1.3883764616194783	0.7563160950983979		105.70326581287387		0.3918382384951699	2.692803877458567e-06	1.740149974191183e-06	1.6705927658977017e-06
271	ES	interior	1.3981657675694674	0.757899466650903		103.32612552384184		0.40464374648236534	2.2990340076275313e-06	1.3939808788717142e-06	2.161930661797494e-06
272	ES	interior	1.7833290177872752	1.027694864227207		105.93370355012932		0.213867600987851	1.7691967413508797e-06	2.4239487651942843e-06	2.3905908279524482e-06
273	ES	interior	1.4385383813458141	0.8275568098512928		105.8035712474181		0.34045307585350604	1.6904672112412681e-06	1.6395227305591559e-06	2.6341010916228608e-06
274	ES	interior	1.656576923214789	0.9540982761145101		105.24338066252042		0.26089769550638164	2.096182194746036e-06	1.0032680237060241e-06	2.4780372394352613e-06
275	ES	interior	1.0320515506726489	0.5442594995239503		104.90104453892135		0.6542190547181845	2.421984175880366e-06	1.977329900220677e-06	1.5482225671689224e-06
276	ES	interior	1.1362819749113775	0.595511227687754		104.32605780839766		0.5709910881017208	1.3513481011206893e-06	1.5069118361463248e-06	2.4097287758366855e-06
277	ES	interior	1.284196232292071	0.7270600834449867		106.03752329787176		0.42734684622739644	2.2615104697072205e-06	1.3625376770423833e-06	2.306654744734076e-06
278	ES	interior	1.8491786751310586	1.027884717946314		104.11600344345305		0.220345250239374	2.369763697045421e-06	1.1431655182209502e-06	2.1541191960812737e-06
279	ES	interior	1.936766887883912	1.1881674083607723		105.46339360893033		0.16249982359351103	1.954345733346056e-06	1.5760322191841658e-06	2.5574843661457264e-06
280	ES	interior	1.4890707650975683	0.8290576570482261		106.69990658077381		0.3332230940047411	1.7157449919976498e-06	2.0624415475049362e-06	1.8406560713917523e-06
281	ES	interior	1.5840667505283492	0.919599354699845		108.1488409802935		0.2703875144276562	1.3395384822081817e-06	1.2949542555975007e-06	2.433502648575768e-06
282	ES	interior	1.274826710244481	0.7156023692690614		106.52447982702651		0.42117397051548305	2.4311280324465197e-06	2.304530235715385e-06	2.3550971550536363e-06
283	ES	interior	1.5753725797160376	0.893819554566141		105.12035762065916		0.29506390766853197	1.1756355795598553e-06	1.8367378141873843e-06	2.4916604258756446e-06
284	ES	interior	1.6906209160384502	0.9672716002281714		104.61714609204249		0.25272628950809756	2.348745570319763e-06	1.8996368710080816e-06	2.1905051333968564e-06
285	ES	interior	1.6597214095803965	1.0316011881131089		107.9108519296066		0.2250061203213362	2.55880205812972e-06	1.3882535317904016e-06	2.4793402946361886e-06
286	ES	interior	1.561562370229279	0.8867943309943973		106.42155235900422		0.2897422633539237	1.419283464172077e-06	1.809452270866887e-06	2.5623968404193984e-06
287	ES	interior	1.596905229476228	0.8718830552507169		105.84852074062641		0.3135384719461738	1.7049582498684576e-06	1.5018016173968483e-06	1.4742295475624779e-06
288	ES	interior	1.6061243352939387	0.919679749355195		106.9232900147534		0.2804387298937165	1.6563595097703067e-06	2.5648354434307183e-06	1.6806744049859256e-06
289	ES	interior	1.5678202453817018	0.9209885129250723		107.1788251379699		0.2737088428042254	1.4881294665098964e-06	1.8745204518644212e-06	2.638262738491552e-06
290	ES	interior	1.4482291684508697	0.886287359876429		106.81811406447414		0.3081850125474857	2.681306289973719e-06	2.139743355723936e-06	2.506108545223357e-06
291	ES	interior	1.2540472592846528	0.6948267723712527		105.41763489072831		0.4504951529035899	2.704641326905007e-06	1.3885724848004735e-06	2.4132197051583476e-06
292	ES	interior	1.5368913238213215	0.86445839325642		105.29119822605719		0.3075603417234146	1.6545995276625431e-06	2.676444912881896e-06	2.289892299600294e-06
293	ES	interior	1.7213881081486917	0.9619523807595667		105.60960616157122		0.2519575949611134	1.734267313424824e-06	1.0456562250158572e-06	2.1615143797586973e-06
294	ES	interior	1.2269682200688592	0.6554387188613513		104.12723774117872		0.5026863188043198	1.146498875623438e-06	1.267014618082857e-06	2.5331219900076634e-06
295	ES	interior	1.664460617113347	0.9635326438404468		105.78121860861232		0.25692335915900566	1.6986202018627804e-06	1.701504160574692e-06	2.2092955555813037e-06
296	ES	interior	1.9194683948541178	1.0997252498355687		105.80890167248359		0.1829523453468101	1.3341957920611556e-06	1.9962011298682585e-06	2.282380301897173e-06
297	ES	interior	1.4253280356070788	0.7687795525081941		105.56239043100064		0.3759626951171799	9.723214141374552e-07	1.1116697079725198e-06	2.4637168000117117e-06
298	ES	interior	1.5906661316083448	0.8728017997084767		104.07044485620713		0.3053687670486983	1.5312131843767355e-06	1.3325501886505657e-06	2.5247498308570274e-06
299	ES	interior	1.191882840314444	0.676195318928395		106.45907266608674		0.46584047240529547	2.5984091750670388e-06	2.22301664582188e-06	2.485466954023619e-06
