## Supplementary material for "Assessing the nationwide impact of COVID-19 mitigation policies on the transmission rate of SARS-CoV-2 in Brazil": seiir_fits_boots_GO.csv

	state	type	beta0	beta1	beta2	tcut0	tcut1	delta	e0	ia0	is0
0	GO	estado	1.197097520089705	0.9374811761563286		95.28601474219873		0.27373366948141103	9.914520977209884e-07	1.2892794508710509e-06	1.1055049419102122e-06
1	GO	estado	1.2844852818374477	0.9644355242542767		97.50269369520962		0.252416572460632	5.577206153689153e-08	2.735700258318317e-07	1.3890547434897591e-06
2	GO	estado	1.7603871333038352	1.0689365876160262		83.7559067263798		0.19717661345635235	7.486617469173291e-07	7.714394850246384e-07	1.2214562927290098e-06
3	GO	estado	1.5412447679727452	1.100277629908916		87.03735038241011		0.1940487368259255	4.962913282539051e-07	1.2416394619677949e-06	1.2716954272486866e-06
4	GO	estado	1.2107664293883917	0.7555316754774734		85.89124173708797		0.402530223224162	1.09541321754512e-06	7.931626993944738e-07	1.1444314719115736e-06
5	GO	estado	1.8040999528710706	1.2461595736432678		86.38281934760194		0.13214157678261568	3.7298978502409864e-07	1.058295265098194e-06	1.2579487596328293e-06
6	GO	estado	1.1727760434642738	0.7861602880607051		86.3940305501307		0.37541584565087943	7.238656038935386e-07	1.0955091048663365e-06	1.3933983179237284e-06
7	GO	estado	1.2115156223049381	0.9844435982142987		99.46693518899407		0.24471842158206747	9.125045150582422e-07	1.2635131996355078e-06	1.2717031391625536e-06
8	GO	estado	1.8989069847561675	0.8868615481651546		84.86635768104456		0.30575110690934987	1.5112849442141651e-07	3.2720290467882826e-07	5.092440917787496e-07
9	GO	estado	1.6664899028730589	0.9215730077107526		84.995816964281		0.28175935301496124	8.513458847433857e-07	6.142143239809574e-07	6.865707599048172e-07
10	GO	estado	1.0233109876993554	0.7431760015376572		94.5226341898332		0.4058681332141765	3.6357644409554023e-07	1.1873790234870358e-06	1.295103489054245e-06
11	GO	estado	0.8224944710573522	0.6253468420013556		98.96128289616715		0.5402934063560791	5.084472847208393e-07	1.2255405851455085e-06	1.3882977965543597e-06
12	GO	estado	1.9867016410882734	1.0791749675118076		82.27780417251898		0.2006577698012981	4.3266508999452615e-07	9.255342877502296e-07	8.862374297148507e-07
13	GO	estado	1.1078414053916874	0.8115043972885305		94.9388469078601		0.3456807347877286	8.787528340669249e-07	8.199567023830862e-07	1.3589229704257638e-06
14	GO	estado	1.5993968846050641	1.3343576442964216		99.14697488550107		0.10485143499759352	1.029269444012167e-06	1.125888847177889e-06	1.3328747405096712e-06
15	GO	estado	1.2488741205688807	0.9519919851579893		98.02787068763395		0.2575919732514929	8.603874557984863e-07	1.378683189055994e-06	1.02282565232822e-06
16	GO	estado	1.5322911381308992	0.9815054360466747		85.19284570534904		0.25217512063099545	3.186360647884337e-07	5.973574318890729e-07	1.1522336749041642e-06
17	GO	estado	1.7155203890353663	0.8742406973828745		86.7933075706263		0.3021714237502851	4.6430371223447795e-07	1.2608095433340516e-06	3.741051962504629e-07
18	GO	estado	1.4818138130727805	1.0981181787719065		96.31901642781587		0.18414267399243464	2.8013774609373446e-07	7.663736816049166e-08	1.300747619943482e-06
19	GO	estado	1.0202785179202016	0.7450013976226546		94.97253183869242		0.4047669876676154	2.3655472419212716e-07	1.2423505979751998e-06	1.3252186760859463e-06
20	GO	estado	1.25714583326232	0.907766999204541		95.43536810353618		0.28480457906609813	6.674660626133106e-08	5.224226290034854e-07	1.291643017753598e-06
21	GO	estado	1.275126350893183	0.8936890356210886		96.84601566141367		0.27813875655858644	1.589721783957722e-07	6.385372571037053e-07	1.316267510134746e-06
22	GO	estado	0.8993870946876457	0.686545555363467		98.57874483413109		0.46550771068233326	5.065326950368615e-07	1.2003072341377813e-06	1.384644163574251e-06
23	GO	estado	1.2998457635177487	1.0240563317037226		100.23340872110919		0.2137719877745422	8.049462017191072e-07	6.324502382089665e-07	1.3494721951237718e-06
24	GO	estado	1.7381493574341722	1.0510428038141444		79.82717186665052		0.22482073976708405	5.29267434025937e-07	1.3561800399246704e-06	1.1932641311560877e-06
25	GO	estado	1.5986107464321684	1.0586739154964158		92.14986323561631		0.21095136484644433	1.2997627364731426e-08	7.276067494625223e-07	7.576846659411491e-07
26	GO	estado	1.307472151685427	0.9385946311159657		98.87790160970212		0.2563813676945887	1.5695574811892462e-08	1.0539435887754304e-06	1.0644787876361693e-06
27	GO	estado	1.0959500524437404	0.8855140891898087		100.03730625020663		0.30132570038102174	7.382286706268442e-07	1.2576691160527645e-06	1.394933842591759e-06
28	GO	estado	1.5791880149316564	1.0894134484953617		95.43624059331727		0.18449922746616	2.37483172126449e-07	5.016284791443257e-07	9.848201266158406e-07
29	GO	estado	1.3730406809301403	1.0993517999311893		99.62166031702587		0.18571772957712931	6.203858303129817e-07	6.374523574305275e-07	1.4025854537488855e-06
30	GO	estado	1.7398595638651846	1.1320348894262646		85.71765725188567		0.17411138776288337	3.735217937587637e-07	9.923656376173583e-07	1.209863377424685e-06
31	GO	estado	1.0645367607369387	0.5668728474654207		85.46135597985912		0.6246414359678787	1.7119620984957983e-07	4.785717625481786e-07	1.2257260342066834e-06
32	GO	estado	1.497164256899298	1.1532199515187846		96.57603058100499		0.16276029139552406	2.9604594629950833e-08	1.0643123557240748e-06	1.375338210957595e-06
33	GO	estado	1.2542195788775155	0.9112112350667187		94.87955480044853		0.2788885157680041	1.2058716208775225e-06	1.1774356097283874e-06	9.256164126898489e-07
34	GO	estado	1.7742289739287016	0.8747124426421082		83.98157223521234		0.3132416657666476	2.923557957443222e-07	1.0929461749166761e-07	7.536639550321489e-07
35	GO	estado	1.5435613593542743	1.2766913354306313		97.63551360662836		0.12520708381776235	1.009728582445333e-06	2.7000765216666694e-07	1.3207600962074598e-06
36	GO	estado	0.9539564917630245	0.7132071853098468		95.35201728591731		0.4440092707803581	1.0769180019427834e-06	1.1744057216665125e-06	1.1136591948220845e-06
37	GO	estado	1.897326926123106	0.8634441846548285		82.77363989530542		0.32216405860918124	1.205878580883446e-07	4.0140684489058847e-07	6.977430384086999e-07
38	GO	estado	1.6187110057798562	0.9832684695596315		84.95672100333591		0.25720250166262487	1.1475511599616122e-08	8.597266887989403e-07	9.106797451973341e-07
39	GO	estado	1.8968880900074727	1.2666128113984716		97.75824972255464		0.11667265443424946	4.020885266841419e-07	4.777421525979739e-07	6.188813783500985e-07
40	GO	estado	1.6935163304701373	0.9237071233881279		86.54328523605176		0.28285385535201024	3.0321448090773273e-07	3.7298524291715886e-07	6.413153154572862e-07
41	GO	estado	1.3362726395389255	1.004629390302355		87.99722619858522		0.24089768267628633	8.71658235408793e-07	9.177836811306037e-07	1.4006320158994757e-06
42	GO	estado	1.5387783059842373	1.1275037805826331		95.7975612166578		0.17335935817279607	5.345474016490351e-07	6.721047082584867e-07	1.0977361410746677e-06
43	GO	estado	1.2978301084563977	1.0023913168992369		97.12820006785881		0.2284476047604116	1.355221929715331e-06	5.880358873522545e-07	1.188615907525377e-06
44	GO	estado	1.440373274370231	1.1335937023575036		99.00972853777354		0.1653212786690207	6.019059533994428e-07	7.418277263586005e-07	1.377493057638171e-06
45	GO	estado	1.9583143794234794	1.5145622933935379		94.98500144581034		0.05797382999751911	5.390128000791744e-08	4.811358535415964e-07	1.200039682299609e-06
46	GO	estado	1.5324169168650006	1.3039349698862488		92.36838249864641		0.12523683318345658	1.0250967619387943e-06	7.334408839969569e-07	1.3972397369845541e-06
47	GO	estado	1.6112011194121496	0.6788433450890705		84.22323634464155		0.47005894217530886	3.5080497080021047e-07	6.939218844099304e-07	3.805971675577321e-07
48	GO	estado	1.478285910181559	1.1863727863174527		98.63870688783692		0.15106289995224617	8.759678457366387e-07	1.2012785558548412e-06	1.2384829536892449e-06
49	GO	estado	1.021364934350827	0.7638390286112803		98.09012731910228		0.3849285439685217	1.2342034023790166e-06	3.682421952045473e-07	1.3020741504069113e-06
50	GO	estado	1.0453043480899664	0.8068172924380737		99.32912056288556		0.3566021886518731	7.734960689279436e-07	4.6909824191481905e-07	1.3958469848280503e-06
51	GO	estado	0.8236913075943076	0.5935695561365572		100.6323118405968		0.5549179836433755	9.516769637771865e-07	1.3217436952803366e-06	1.0813104037810638e-06
52	GO	estado	1.3598165696820774	1.0352216609266756		97.92662498866055		0.2068216658773093	5.383027107138547e-07	1.1501151367833207e-06	1.3122212247795638e-06
53	GO	estado	1.1861834481263291	0.8942615332382421		95.33605172305435		0.29884817488042387	6.213214025463452e-08	7.930488590411551e-07	1.3914479117617731e-06
54	GO	estado	1.3272744921079167	0.951026606090815		94.13307336469677		0.26609929676041133	3.6341481495540217e-07	7.304283466469867e-07	9.839186563456597e-07
55	GO	estado	1.4366476993006925	1.1291052835666742		99.52506272430868		0.17009638230885518	6.203990192571426e-08	2.6554567027344877e-07	1.3986206290788158e-06
56	GO	estado	1.2630620846303826	0.9736392242428781		99.67992759539712		0.2444842736470336	5.243873542651616e-07	5.509629378560126e-07	1.2502599727483176e-06
57	GO	estado	1.8835075946305522	1.2469020044002623		87.81490922746346		0.1380820067154106	4.7671421382807177e-07	7.775153917632665e-07	7.7971519322759e-07
58	GO	estado	1.1345453374360288	0.8227428285161095		97.3476768162826		0.33003716976441744	5.279538194071959e-07	5.700658763624912e-07	1.3522146628222437e-06
59	GO	estado	1.6793265547728344	1.3267709410436321		100.29167885911254		0.10751991496345976	1.0555384513978689e-06	1.6927046071847432e-07	9.694540225428885e-07
60	GO	estado	1.5989337257584555	0.9558862104589144		85.47510895431118		0.2558367024422582	6.307464347517751e-07	7.280763471720013e-07	1.0415764203997467e-06
61	GO	estado	1.0898513333339352	0.7590004928414239		92.2470263589324		0.40261850316490305	6.402001519521228e-07	4.1932468013371305e-07	1.2040951791675135e-06
62	GO	estado	1.024580415216922	0.7286303778128881		97.75675225765173		0.416168723956089	3.060538177806896e-07	4.915210245864411e-07	1.2902171741332086e-06
63	GO	estado	1.0333987555849733	0.6530418199176756		85.19320581224666		0.5223077679934636	7.278344094938926e-07	1.2599612635479426e-06	1.0978366064073688e-06
64	GO	estado	1.1522788342202286	0.8490358539007208		98.65351448836816		0.3190284513287464	1.1241736793895527e-07	5.857889699866322e-07	1.3090230256376886e-06
65	GO	estado	1.5182961320844526	1.2024893228431959		87.7628445006839		0.15637163647005362	1.3044624174130233e-06	1.2157474993112303e-06	1.3198285365606035e-06
66	GO	estado	1.4792492271283908	0.8261653865605242		84.94271168324705		0.3423959854880441	6.370428990499591e-07	6.898591204383816e-07	8.921276265067189e-07
67	GO	estado	1.2978430972157913	1.0094305036215365		95.29037630123365		0.2344682811878277	1.3310584999626694e-06	3.5823785969933155e-07	1.2327732046320785e-06
68	GO	estado	1.4798279276440718	1.1368197294103495		95.00476737197279		0.17135217840783584	4.639322681953254e-07	7.092239376250306e-07	1.355170556338626e-06
69	GO	estado	1.107630035441339	0.7072939958843366		87.57269321970817		0.45185867656334533	4.9514027519913026e-08	1.0204021712796735e-06	1.2826677576265251e-06
70	GO	estado	1.2264903267191585	0.8722718865601186		90.6689859152365		0.3176706817940775	1.9486077511335264e-07	6.939392897644324e-07	1.3107498452573715e-06
71	GO	estado	1.662360625769181	1.195044597837334		93.67755695693849		0.14890763443745653	2.075698230161717e-07	1.1131243307949721e-06	9.877842413619564e-07
72	GO	estado	1.0779434052988728	0.8106302102101374		99.02243728678265		0.34389894672430454	6.650962893034743e-07	1.0070830923697895e-06	1.2825600534064357e-06
73	GO	estado	1.7858511043222265	1.1059324867637006		86.60113763198497		0.1799609993651071	3.862253277188286e-07	6.480752589579433e-07	1.039091753614181e-06
74	GO	estado	1.216018264907616	0.8047249996438758		85.92789178205776		0.36382108664935287	5.701441666323414e-07	7.930984759264661e-07	1.3941120949556528e-06
75	GO	estado	1.2946141131794753	0.9911876103934327		93.43367788492027		0.2500945730015002	9.287118192895237e-08	6.528255208357435e-07	1.301001442635774e-06
76	GO	estado	1.3264119967667223	0.8742702620313795		93.63206598828128		0.30886230127685776	4.849070822163793e-07	1.0852966962783e-06	5.910388091165571e-07
77	GO	estado	1.3624628737705315	1.0389637716545572		98.05796766039151		0.2087801296037573	7.465550013843777e-07	5.732321950576047e-07	1.2237604356420376e-06
78	GO	estado	1.9985384066471772	0.9285054022027883		77.94550444885634		0.2743138385406052	5.737237661545534e-07	1.1020964945170048e-06	1.3951923268193025e-06
79	GO	estado	1.7267343461344775	0.7716829204183737		79.29116174788092		0.40104607658934005	8.937714657491037e-07	5.776654033019748e-07	8.931896995645305e-07
80	GO	estado	1.6095269880648337	1.1273497555123253		85.31427253881402		0.1868673892863068	7.729843509975472e-07	1.3449340573781898e-06	1.0361120211999258e-06
81	GO	estado	1.562400354367108	0.8971342913144331		86.04279868071299		0.2922940215663805	6.548087838031757e-07	8.471835448767204e-07	7.822059756405302e-07
82	GO	estado	1.308630647726581	0.7474624551284537		84.64086443074162		0.4025961249245103	9.498007976006986e-07	7.106495954632424e-07	1.1108804774013226e-06
83	GO	estado	1.4623049077936365	1.1234042570601168		98.15529892835843		0.17300229134614029	5.552691240365359e-07	9.900056427483265e-07	1.1903379451878691e-06
84	GO	estado	1.4033816674734807	1.0939847829663847		97.02823072970267		0.1898211430587416	5.500339561609081e-07	1.1108498157539533e-07	1.3793266550518226e-06
85	GO	estado	1.2886849625118402	0.9125747846608765		99.90418503737358		0.2782828169644864	3.881210183054414e-07	9.891740652333991e-07	6.913718822786936e-07
86	GO	estado	1.1238334125803093	0.7199342340985986		86.45874467334278		0.4427279813041729	1.2252159222588428e-07	1.1126695685037831e-06	1.2683652684386477e-06
87	GO	estado	1.4683710401686652	0.7367027001574926		86.0929931347907		0.4078734288291691	6.335507832028705e-07	4.79968980079576e-07	6.373135898339968e-07
88	GO	estado	1.5896272486080356	1.283482093177917		99.1189248380901		0.12180566460495595	6.972896482321253e-07	9.705067630258368e-07	1.19410087010189e-06
89	GO	estado	1.2103465470309023	0.9504424099538051		95.77883440010363		0.2610864324117142	1.10076676296059e-06	4.77900650511742e-07	1.3939446700186872e-06
90	GO	estado	1.212589231275628	0.7774792524307134		99.16121942880639		0.36298148522171425	7.298216832101467e-07	8.283768099120821e-07	3.9271778520375213e-07
91	GO	estado	1.9989101100622046	1.1091491940655167		84.52206478415862		0.18237763980723828	1.1833398465549066e-08	1.0087574127373058e-06	8.519603097955769e-07
92	GO	estado	1.7404950296670232	1.3059996009254904		99.36580102943601		0.1087327231101865	6.378250877703559e-07	6.44946311742655e-07	9.11180266443815e-07
93	GO	estado	1.0836776412863391	0.7735322094303989		96.83673736509584		0.3702719486987927	4.113602001275952e-07	1.0685495390924365e-06	1.2220679664740627e-06
94	GO	estado	1.3080704295296515	0.9165433944727381		98.49943289566042		0.2757536025141367	5.832799144003775e-07	1.116332574420864e-06	6.261583855040382e-07
95	GO	estado	1.0073668881064581	0.8081142581397908		98.35211793334554		0.35981526143185727	1.36605455117382e-06	9.688307538639438e-07	1.3856924308167951e-06
96	GO	estado	1.5268388371330244	1.0863995953417465		95.06070843295753		0.1984994881158784	6.480511839899045e-07	8.786247224750359e-07	6.876997387716646e-07
97	GO	estado	1.5060591961245662	1.1541368819181828		96.01644418391619		0.1652520551633961	5.505433781622903e-07	1.2859495157987518e-06	1.057337337919791e-06
98	GO	estado	1.048045798821983	0.8354608402162822		97.36480810933664		0.34080854193349785	9.463577886453641e-07	1.2587212355432562e-06	1.3722139799495753e-06
99	GO	estado	1.7455284872107004	1.2877228031081036		93.49433890157192		0.11565802311196247	7.791516392353387e-07	2.1873328716033165e-07	1.1226323264596568e-06
100	GO	capital	1.3043913663921676	1.0116518025054893		95.90476768932392		0.20830914279344792	2.3177178418353097e-06	1.151891792052021e-06	4.7367900456119325e-06
101	GO	capital	1.2504671631552013	0.7548911080771961		94.41224073239863		0.3633619532911461	9.113624875615814e-07	3.3828932683789786e-06	1.5923534210834979e-06
102	GO	capital	1.6891692137986354	1.007076505477055		93.30136055428942		0.20814314667546774	2.545512762288619e-06	3.7519485796165186e-06	6.984475899051103e-07
103	GO	capital	1.4073467107752395	1.2323148021757493		100.03259670712721		0.12074890595160427	3.7541560904582297e-06	3.2226113034500315e-06	5.792489643071345e-06
104	GO	capital	1.4174199475474571	1.086307282094054		93.90914009654685		0.17246584178255042	2.075920254363409e-06	4.965688600451453e-06	3.971087277293859e-06
105	GO	capital	1.6966766638579818	1.1211996175423373		98.11007363234334		0.1651133944878499	2.4010303750868515e-07	6.5812170198885585e-06	7.337064246523275e-07
106	GO	capital	1.8862482069262327	1.1478735088917262		98.31386283818159		0.14021590230129996	2.6291862387224674e-06	3.825955328058641e-06	5.874101586616372e-07
107	GO	capital	1.2019334758147473	0.9285132519516541		102.39353574995974		0.237694597134093	1.6485068887039047e-07	2.4616374613266863e-06	5.211143779358345e-06
108	GO	capital	0.8288316537902622	0.5469198649160354		88.24389485723766		0.6113778561478794	1.1990024583122529e-06	4.288179958965183e-06	5.894047171943302e-06
109	GO	capital	1.5588418711448673	1.0099656416284022		90.10363537195707		0.2166613122646408	6.935006755200798e-07	3.5048935665066064e-06	2.5363663892496883e-06
110	GO	capital	0.9328532299813618	0.7155704788710638		97.57092739753722		0.40444978184923397	2.1405327968017913e-09	3.708944835814519e-06	5.937299664520064e-06
111	GO	capital	0.786387273434707	0.547004503681684		99.28925348248876		0.5919259592890184	2.481183716243752e-06	5.377815368189537e-06	2.76580386708279e-06
112	GO	capital	1.1046725256882355	0.843486143883991		102.24915746371741		0.2923095619915643	1.5170316413031643e-06	2.814558188123098e-06	4.488772817827602e-06
113	GO	capital	1.098758879595733	0.8498584655746348		103.51011643433722		0.27762261907345276	4.200355440925034e-06	2.219166982631933e-06	4.744465643337099e-06
114	GO	capital	1.2301282711390524	0.7601466493819148		96.18380103630584		0.3494574106291524	6.672079795399745e-07	4.751317047650647e-06	1.5108304441507027e-06
115	GO	capital	1.1466691115624408	0.8374300289396277		103.63655281241304		0.2851584903587564	2.2495329653528793e-08	6.326371049495038e-06	3.076265253214812e-06
116	GO	capital	1.4273414889951717	1.9529080561182433		139.80492102759194		0.08904186413072336	2.800106062724326e-06	5.47855286535798e-06	5.253615372986974e-06
117	GO	capital	1.5089020430387252	0.9496853850746636		95.9385856232243		0.2350323501254397	1.7837705177988902e-06	3.0695944924871144e-06	1.2820586142948975e-06
118	GO	capital	1.8371988988806949	0.8799451832349696		87.58795899345462		0.26975936811066875	2.464332135276865e-06	2.8930268251674134e-06	9.836787923994647e-07
119	GO	capital	1.5275244486527697	0.978101430219007		91.96686137471656		0.21126084768849518	2.5552744804792873e-06	2.582895270943356e-06	2.861282600647077e-06
120	GO	capital	1.0851010659242026	0.7666177929098574		98.87923937886228		0.34766446116278643	4.039844459309077e-06	2.7833905697281403e-06	2.7988140940228333e-06
121	GO	capital	1.4434962306088788	0.8630967721374172		94.84924463118885		0.27061318919564814	3.6905376992135113e-06	2.1770211362955278e-06	1.3238832655928124e-06
122	GO	capital	1.3986568463933913	0.935938717323835		85.41882634123998		0.25673558652881306	8.096360667158515e-07	2.787118607998371e-06	4.516208642366666e-06
123	GO	capital	1.1579871788727667	0.9497424156537821		105.59472676710794		0.2252573835737963	1.0455383136728027e-06	2.5293401574840746e-06	6.089177089226479e-06
124	GO	capital	1.138994772043542	0.6857165228207812		94.5144258299313		0.41650688194424934	4.4485962142019073e-07	3.216520189107702e-06	2.1807527282167015e-06
125	GO	capital	0.9443818385385397	0.77735322207147		104.08964860762623		0.34477019385280766	2.903272374040868e-06	3.469495691945535e-06	6.278593810175234e-06
126	GO	capital	1.9283870314012395	0.8039416132172613		83.38627421799912		0.3324161894210524	3.4658298385433517e-06	1.9726330053205687e-06	9.467123059117456e-07
127	GO	capital	1.4323873487981211	1.0364142518938213		90.12517951160604		0.19723631320737167	1.1626836163771164e-06	3.5351467230828894e-06	4.392199742513518e-06
128	GO	capital	0.9890453027978438	0.7205149567380962		99.61957348916435		0.37902104488013133	2.788512179500003e-06	2.1001421179999095e-06	5.161368240124282e-06
129	GO	capital	1.608019085417203	1.247228286893208		105.17590025498177		0.092654624497153	3.485268418460466e-06	5.493928809121409e-06	4.468546961871557e-06
130	GO	capital	1.1540829810588606	0.7910862004284986		92.40050222870143		0.3379580900292675	2.903172849376752e-07	3.23501056884669e-06	4.753422351650786e-06
131	GO	capital	1.5474664443476471	0.8878973456028487		93.72852309418553		0.2562468507860258	9.72556707166367e-08	2.5687159378999693e-07	2.5365263549138256e-06
132	GO	capital	1.2412733485989111	0.8687069160741618		94.43662034928147		0.29241943954945826	1.0693351968564971e-06	3.1438706704957538e-06	2.959283021991974e-06
133	GO	capital	1.3297959421086571	1.0939452686860553		103.74073133964735		0.16501944936727597	7.406930206671181e-07	3.5907761478609234e-06	4.78405658269981e-06
134	GO	capital	0.9621051358825669	0.7146089395920645		101.50212683231854		0.42595902506944405	1.3869115061342073e-07	5.5386245330102175e-06	2.0126635904963826e-06
135	GO	capital	1.3687811659722224	1.117940664053399		102.63256735039356		0.14579281158340743	1.3348195277990307e-06	3.398061449370454e-06	6.052927915588365e-06
136	GO	capital	1.2511024748126176	0.7606492220594248		90.2836338235099		0.38143125800408906	2.1824564478683756e-07	7.242699298051383e-07	2.9861530121556424e-06
137	GO	capital	1.4432938397025046	0.8300557346220698		92.06271137667149		0.30082202035023925	2.631961182988997e-06	4.949422062031642e-06	8.522893730826371e-07
138	GO	capital	1.1624506536104375	0.9498724094173705		99.13060850857921		0.23840379715395466	2.3839116554102055e-06	3.994647768077773e-06	5.187044756684168e-06
139	GO	capital	1.6046562168895644	1.2203609516210048		96.47723918601288		0.1152333916049676	2.052232449340032e-06	3.5549314998061078e-06	4.530806433387352e-06
140	GO	capital	0.9457871832487272	0.6341929781753037		98.74624051757954		0.4713082676599866	7.030296051179582e-07	4.283871065202732e-06	3.203436754327123e-06
141	GO	capital	0.9618562445263907	0.6977219056538693		99.88390188671279		0.40360673515298073	3.7155877985612733e-06	9.699907471811185e-07	4.528703413212073e-06
142	GO	capital	1.7697695985387458	1.0615384280555953		95.6456522199835		0.1640875357843941	2.774035023423119e-06	3.3185813272328024e-06	1.3737948867845399e-06
143	GO	capital	1.5675304359103752	1.1884132186244172		94.7552138197364		0.13541940990873036	6.401742014377672e-06	3.6521047497700905e-06	2.6200586898209732e-06
144	GO	capital	1.3873608501535883	0.7233724015106767		86.67405334923542		0.40912757902018815	2.0318719059298423e-06	1.684797978886601e-06	1.595124391167158e-06
145	GO	capital	0.9012148188018982	0.6517485911700602		96.07617947615988		0.4603768286274321	6.178381136698523e-06	3.909787003799917e-06	3.32851144474235e-06
146	GO	capital	0.7317076368364352	0.5362815993803132		97.1738246196716		0.6296469417423547	3.105671588370343e-07	3.92551250184212e-06	6.02703727945336e-06
147	GO	capital	1.3608019212285567	1.0216237299231024		98.83559883552098		0.19813997037119602	3.374541696475702e-06	2.391096331453592e-06	3.296609954686398e-06
148	GO	capital	1.4022311619931875	1.0033122034356379		99.90891031335026		0.1970334801378074	5.072674377073425e-08	6.598120987039246e-07	4.085964484302595e-06
149	GO	capital	1.7611875882814534	0.8333732082914413		86.03912005159974		0.31117731888558453	4.45891326716511e-06	2.9722628519080925e-06	2.89891914654142e-07
150	GO	capital	1.5886087373434008	0.9235753252970315		85.43623894648329		0.25605040071023016	2.9664149050144845e-06	3.0200277453975647e-06	2.6718192096753475e-06
151	GO	capital	1.0437271681847573	0.8493751737858499		104.80597043377304		0.28533775435797215	3.2997604518675082e-06	2.749597209739485e-06	5.781410102311008e-06
152	GO	capital	0.848529991814691	0.6583579768693261		105.42443596646311		0.45109692216537206	2.6811759296198097e-06	7.002961321912751e-07	5.88012659061864e-06
153	GO	capital	1.4088130521246296	0.9242551120660477		95.45733352550666		0.2389986068055373	7.078482770705349e-08	4.598662573468781e-06	2.857167463596326e-06
154	GO	capital	1.4324220239444518	1.5356843963224918		128.85347550742068		0.07754721512456995	3.890853995258547e-06	3.4161598954552416e-06	6.6249773617522e-06
155	GO	capital	1.1543506829113706	0.7932993314731082		94.5518181970601		0.3324814793146328	1.1609745301278439e-06	5.4519805192617135e-06	3.138092941578249e-06
156	GO	capital	1.4433205391349162	0.701622654364918		85.8355013639636		0.4148452231576482	9.543878987723107e-07	3.0185050137424954e-06	1.8382130990567237e-06
157	GO	capital	1.1901570025423764	0.9145843621685691		104.6101140127807		0.23707273984375668	3.102695483308755e-06	1.3890909425183712e-06	4.909271964339001e-06
158	GO	capital	0.9312721690838169	0.6811338333193119		94.12050560690118		0.43859930128150854	2.5070776403961907e-06	2.6148235018139135e-06	5.449255236707649e-06
159	GO	capital	0.9866762373897222	0.6745007066628551		93.56243203517477		0.4336651747150336	5.403787198663001e-06	4.64616522723314e-06	2.5121975861852556e-06
160	GO	capital	1.7161091472440813	0.9806696943515875		94.37491543124469		0.21197679295681293	4.625632233974657e-06	2.5921899244969473e-06	3.077877703653153e-07
161	GO	capital	1.917939537292424	1.006773729470878		85.36807746115234		0.21321296831947947	2.362001061215294e-06	1.6280447506394985e-06	1.9393441847825335e-06
162	GO	capital	1.3134270632440184	0.9843660098000071		95.12481044111391		0.2195630582302459	1.2047375733750252e-06	1.622275225120342e-06	4.453400839426765e-06
163	GO	capital	1.4252179331513506	0.9229556665203138		98.73620056536782		0.2377680141953686	6.368823285323758e-06	2.30181947653897e-06	7.331705693019133e-07
164	GO	capital	1.4342602934043163	0.8311176882374086		91.85550345716447		0.3243350361152845	4.648000249082429e-07	1.9682807499886905e-06	1.4134565175402247e-06
165	GO	capital	1.8456013289586255	0.9876117781148251		86.53467937687476		0.22091363323013313	2.4563843748297e-07	4.309022798210585e-06	1.7286579677976786e-06
166	GO	capital	1.1550140057735723	0.9846513048788395		106.00420477254762		0.21395812761879174	1.0332199650502856e-06	6.520952688216694e-06	5.9544833857340655e-06
167	GO	capital	1.033483671809167	0.6155131661318046		85.97973226821962		0.5364111390451531	4.255821903473167e-06	3.8181867262784244e-06	1.915430301711047e-06
168	GO	capital	1.5528606336012403	1.2244136728971333		103.4864485827001		0.11169857026450059	2.706933435305591e-06	4.503289515522376e-06	3.7718199180558e-06
169	GO	capital	1.1708498413171853	0.8008580939465125		95.67794125739242		0.326658391095064	8.824411466791766e-08	2.4798134185478526e-06	3.87931246930615e-06
170	GO	capital	1.8960852407144775	0.9652354575303459		85.980619097175		0.2367493012751922	1.1735554196374764e-06	3.6631832898657903e-06	1.127076387315647e-06
171	GO	capital	0.9300282260079671	0.7161123945974801		101.48435860601877		0.3812288893997549	2.6460893685882046e-07	4.9139536850653294e-06	6.090281437267332e-06
172	GO	capital	1.622429843550051	0.9254879012122583		94.12261280776035		0.24520822403494308	1.8672408197485726e-07	2.8538081255037134e-06	1.2112243821607104e-06
173	GO	capital	0.8402659699118554	0.5988652576166527		96.2887356501034		0.5186726326921379	9.804929520003185e-08	4.0671032007522645e-06	5.851043427759175e-06
174	GO	capital	1.2787068348395008	0.8433199170285001		97.23598235678658		0.2965154338228335	3.854514251959973e-06	5.034538023429534e-06	8.157706111211063e-07
175	GO	capital	0.8807075146987725	0.5440003936963719		95.10584416239904		0.6099103367791053	3.400845185464074e-06	5.5263808097062394e-06	1.6450404153380368e-07
176	GO	capital	1.6721728548431973	1.1397255221055758		99.81297628853935		0.14159738307320496	1.580284939689515e-06	5.675999036853194e-06	1.7434720060079166e-06
177	GO	capital	1.0880485977297962	0.6872330954252256		96.96146071396159		0.42746779622065856	1.0530278711077493e-06	5.20477012347763e-06	9.614179795601068e-07
178	GO	capital	1.32365482519679	0.8404171945530392		86.81828690174981		0.3067070814946906	2.7719907398827547e-06	4.256512846626101e-06	3.341724043324512e-06
179	GO	capital	0.8169478742894829	0.5750884107707263		98.1396661791934		0.5568503039679344	3.728252430948666e-06	2.412511863268647e-06	4.137293795157668e-06
180	GO	capital	1.5234354074109417	1.3069251639514763		103.04307476599325		0.08997785773893399	1.2884526045077548e-07	3.0944948283637524e-06	6.407976671111548e-06
181	GO	capital	1.4906193913814036	1.2086337075945384		103.23618974177832		0.1305199364039747	3.128373581619938e-06	6.483179184788639e-06	2.9608463614580153e-06
182	GO	capital	1.1276110690892593	0.8495651564719394		99.8004831841818		0.29940693896682846	3.3380676111156545e-06	3.3540738837030615e-06	2.994601173242014e-06
183	GO	capital	1.035419449950494	0.6594719275848258		93.16654289965051		0.4373963244362388	5.8637957500703305e-08	1.4779089843455552e-06	5.215832590680864e-06
184	GO	capital	0.8138378667444502	0.5658632411159865		93.72818642466973		0.5727436084166709	9.449290963931377e-07	4.630316285713848e-06	5.116188424857514e-06
185	GO	capital	1.7946961633455434	1.417765131423552		98.95394798904923		0.06662137121249312	8.901815544741266e-07	1.7539915903056601e-06	3.8078885230238046e-06
186	GO	capital	0.9797053922788771	0.7558412828088962		98.46503497857378		0.34889411953848937	3.2126956830759525e-06	4.244658561455492e-06	6.471218574534698e-06
187	GO	capital	1.672244297110973	1.1482419670114485		99.4854855912738		0.13615035444446744	2.4445505668210103e-06	2.787833097565129e-06	2.2807914340357764e-06
188	GO	capital	1.4783757694875668	1.028140269714626		94.40595679021446		0.1980781024165067	1.5159106523259851e-06	2.62550457593832e-06	2.82257729853795e-06
189	GO	capital	1.105805353867266	0.8473423382608711		100.34705934602886		0.2732354173931541	1.969927123464833e-06	5.719980977785348e-06	5.6747041381528704e-06
190	GO	capital	1.2825148371583177	1.0593017886273512		104.40922853679274		0.17704752531129675	6.813527589249078e-07	2.0467460036075055e-06	5.4778655111154705e-06
191	GO	capital	1.5823653520530208	1.0806358113153078		97.11991512829434		0.16978842323489945	3.447813250765239e-07	5.520244133651984e-06	2.294721096730114e-06
192	GO	capital	0.9662313008491152	0.7662612726787348		98.61855067464937		0.354067896591408	1.0221188682955647e-06	4.370705456135778e-06	6.404751437218988e-06
193	GO	capital	0.8254559735836439	0.6263851042049294		105.14644382490775		0.47009806759022443	1.416373719221899e-06	3.7597625916606627e-06	5.995564040772313e-06
194	GO	capital	1.3770631741555723	1.0735537600030147		107.10016591438533		0.15930383444065566	1.272062626173755e-07	1.996400588893723e-06	4.675360678091652e-06
195	GO	capital	1.5452722804103294	0.9813840241938273		94.2267715069985		0.20526235210389118	1.5411597776199301e-06	2.2431979349114637e-06	2.8129240446149868e-06
196	GO	capital	1.7394383615502773	0.8890352347712877		93.61115881137746		0.2596569665563932	1.7606565184316602e-06	3.6750375060570183e-06	1.1870921890873644e-07
197	GO	capital	1.8242220995167953	0.9620011344194204		86.77128067823413		0.23947797023798628	4.334164007404253e-06	1.8634870621303786e-06	7.953293837204036e-07
198	GO	capital	1.2369793669882845	0.9451773436685695		104.3262107662185		0.22792129372434822	5.260050134022988e-06	3.3627334596117847e-06	2.80377494551394e-06
199	GO	capital	1.667165954425726	1.057827593192656		95.33516495105584		0.18825528867687896	1.4653918818379854e-06	3.66513482088242e-06	1.2179732678200538e-06
200	GO	interior	1.135909112878125	1.29078276606361		131.90043025062755		0.1814447487914019	1.0166038350317762e-06	7.19949645528519e-07	1.727239920611095e-06
201	GO	interior	1.39880899382587	1.8089669902681962		131.16937612464105		0.08621618099009849	1.5926029606922588e-06	5.181872938657532e-07	1.67994262690963e-06
202	GO	interior	1.1255150933098923	1.4943350450725992		137.3389463170141		0.19302432024188923	2.0981256569646504e-07	1.151245857491583e-06	1.7583144572533353e-06
203	GO	interior	0.9266419800253577	1.14708472942052		132.54916593617864		0.29456494728379956	1.3740853195713636e-06	1.1730495580947614e-06	1.4389342589995335e-06
204	GO	interior	1.4001033742264761	1.675360074772775		124.40773097362019		0.08555919336495016	1.5784286091431066e-06	1.288601583004437e-06	1.4714643152736836e-06
205	GO	interior	1.1619574098780017	1.5245574926185814		131.08642204384537		0.16514303362407332	9.947473901652256e-07	9.975045802192044e-07	1.670384558963775e-06
206	GO	interior	1.256985893007161	1.7277856642882081		132.90614967856726		0.12808274658942503	9.284584937732591e-07	1.726602964249253e-06	1.7356639910882715e-06
207	GO	interior	1.0476615556427837	1.3953953226175315		132.71427227912355		0.22037575432876375	7.421675204320688e-07	9.742279500897187e-07	1.73824491046456e-06
208	GO	interior	1.2895570713613056	1.5436699577975783		132.3805112698357		0.12453952291331513	5.969856916428867e-07	4.844451828994395e-07	1.7833847745121477e-06
209	GO	interior	1.2471005126549792	1.6494572033529973		129.78510430948307		0.13741096516737863	5.654616277214719e-07	1.453740573508593e-06	1.463485079020343e-06
210	GO	interior	1.1988864425911077	1.6011834466945651		132.20449276789788		0.15733192621023673	4.2560773293416775e-07	9.545759090156639e-07	1.6369242684455566e-06
211	GO	interior	1.1334931853630854	1.5354601946369715		130.58752302391116		0.1728746088787056	1.7662276556015784e-06	1.114487468479745e-06	1.6713845901384907e-06
212	GO	interior	1.2267730193939326	1.7787004122833951		130.8295433442516		0.13310462362949832	1.040660382631009e-06	7.96081691544723e-07	1.7828942157530407e-06
213	GO	interior	1.1748339518212567	1.4542925137048686		132.01044099164972		0.16290943984971773	1.058558442759398e-06	8.996107560667818e-07	1.6465603116518454e-06
214	GO	interior	1.0535161552109247	1.3956879716509698		132.54134018411418		0.21249899156830185	1.5071773516289525e-06	5.208910933269536e-07	1.7288461268449678e-06
215	GO	interior	0.9661393639355288	1.1357659798572137		134.90826843295807		0.27338991123755463	7.543571376623629e-07	1.3398268191436664e-06	1.7770457131925397e-06
216	GO	interior	1.2714804678249296	1.586178027298034		133.9656618931221		0.1345099251612511	8.779266764272069e-07	3.5651811267242086e-07	1.6051719201235348e-06
217	GO	interior	0.818024607513733	1.1292839475503575		130.90308040254493		0.354207274268843	6.781337818465455e-07	1.401289933335338e-06	1.7812072527670002e-06
218	GO	interior	1.1942299821726883	1.5547347987150655		129.79516690160708		0.1512457244545821	9.950629706599729e-07	1.0234244642024722e-06	1.633991687301132e-06
219	GO	interior	1.324825516926797	1.8609921587858456		133.6479859512916		0.10662014376994433	1.2616155439952337e-06	8.719358881681974e-07	1.6617274470092621e-06
220	GO	interior	0.9108352391965794	1.7433432141506615		139.9642909161925		0.3114490793522522	8.052646208371123e-07	9.130866737484069e-07	1.6718338867362348e-06
221	GO	interior	1.059510386445861	1.210858899366767		129.70198470667475		0.21145923272698702	1.218129047768876e-06	1.4565899825662498e-06	1.7629644508148244e-06
222	GO	interior	0.9157636678668585	1.3640415335720306		136.73770234440394		0.28977312150853257	1.7775463618741379e-06	1.6818760277241553e-06	1.6407747655988657e-06
223	GO	interior	1.1139953017000748	1.7034805633657464		136.77576575997534		0.19436262016331282	6.086842378158552e-07	1.369043079241475e-06	1.6333197380490512e-06
224	GO	interior	1.232594033285458	1.6461993204746448		132.5365910994581		0.14028931277652373	4.998382247884828e-07	1.3720458104274866e-06	1.734769477139417e-06
225	GO	interior	1.2418035304825696	1.707555063987962		133.71791593892993		0.13970771112282362	1.9187476200617312e-07	1.6501783859728293e-06	1.7694071534200525e-06
226	GO	interior	1.0556699337451907	1.2001045379538056		124.15140219521786		0.21269164208745506	9.268871565140621e-07	1.2136658247659747e-06	1.7827445125412911e-06
227	GO	interior	1.1374319485209654	1.5601881676955038		130.0243412334899		0.1684594080471647	1.5916618606351098e-06	1.1962043989414718e-06	1.6952632076487977e-06
228	GO	interior	1.2382044379910995	1.487110723990561		132.69772483629035		0.13992260037811755	6.615030720265715e-07	1.39069860596587e-06	1.7618835529196085e-06
229	GO	interior	1.4157026599857774	1.5875294755773446		127.37340874413873		0.085690571585018	3.8584336418182594e-07	8.596348219555876e-07	1.6497016653451338e-06
230	GO	interior	1.185161510549855	1.5622738471438788		129.22174847953355		0.15291934811518226	1.6438009318054573e-06	7.625726539155848e-07	1.5075600641777727e-06
231	GO	interior	0.9442986167497969	1.1730201132272955		130.47612555778565		0.2727272962318278	1.08041770365054e-06	1.658652706986425e-06	1.6744967600993137e-06
232	GO	interior	0.9379183631760809	1.202274379264627		129.82904834623176		0.2716921452770886	1.6934011484199387e-06	1.489239533435335e-06	1.6892502259874014e-06
233	GO	interior	1.234740826703767	1.6383512570878658		130.90673687676042		0.13441101966058838	1.4449976357454662e-06	1.5069153157935908e-06	1.636875302455787e-06
234	GO	interior	1.198860515877349	1.4502012974823866		132.34612063056872		0.15158734893888332	1.2686824890965117e-06	1.515837962178448e-06	1.5499760232522123e-06
235	GO	interior	0.9864047324304884	1.2074147946612315		131.19830655598543		0.252916729446137	6.963254220649872e-07	9.593850528666365e-07	1.7411709638374877e-06
236	GO	interior	1.3878811318618804	1.748417458777644		132.4934165523168		0.10290838584338373	6.161126389360661e-07	4.754512067930619e-07	1.3015644038193846e-06
237	GO	interior	0.789222066424534	1.0322646823435742		132.95100822194993		0.38824428068545735	1.6472436513920311e-06	1.2444567206541028e-06	1.765784473363493e-06
238	GO	interior	0.8310065349512076	1.045815447444147		131.5879643542555		0.3549768602106289	1.6407150338185811e-06	1.0468366597952225e-06	1.6558036164126498e-06
239	GO	interior	1.3570617267530378	1.7797584915718108		136.77176438267932		0.11026938039615547	5.919740866295073e-07	5.67171608929575e-07	1.5570601726547906e-06
240	GO	interior	1.0446989701146736	1.2345379450447966		131.99603513553348		0.2229915016959655	4.1232209614799016e-07	1.7203554961532922e-06	1.7665795674222716e-06
241	GO	interior	1.15061469197192	1.6847630074152475		136.82329074569174		0.1830397873521252	2.9026104613688755e-07	1.3857698920555497e-06	1.5902205329972062e-06
242	GO	interior	1.2301115873597603	1.7043092699090026		131.16811850971683		0.13748936170791354	8.716318845075865e-07	5.130170039464165e-07	1.7126712005390275e-06
243	GO	interior	1.088505694010486	1.4198604024385513		129.33685437671068		0.19064459212837917	1.421945081970866e-06	8.234409668821978e-07	1.7708186387219562e-06
244	GO	interior	0.858133691461632	0.9921906405923684		131.20516602086258		0.33644408369101925	1.4109251632885308e-06	8.149641377193429e-07	1.7744636796735326e-06
245	GO	interior	1.1141365181133793	1.3244731059967325		134.57263633142338		0.1939959557032248	1.7840605532879522e-08	1.7040054574801918e-06	1.7337144188806195e-06
246	GO	interior	1.3150288639176069	1.7103487909682196		132.0276650576149		0.10940401437676407	9.235433092873694e-07	6.80126108077387e-07	1.7759301063908843e-06
247	GO	interior	0.9207715969196176	1.1753390849975485		131.568369229696		0.2881635814922966	6.572401271916901e-07	1.4511665165100767e-06	1.7701928821493925e-06
248	GO	interior	1.2003456203295106	1.5321461566334176		130.26308724050878		0.14921185492762937	9.825673321375971e-07	1.3121640966015453e-06	1.6817854370325838e-06
249	GO	interior	0.9202643768891485	1.1595822728559801		132.13537448034953		0.29023377376436166	1.186157656303513e-06	1.1665752185521089e-06	1.7317928211788336e-06
250	GO	interior	0.9074477421270134	1.1548665690946192		130.77790975656788		0.29720657486725205	9.097456178567415e-07	1.6498776432433854e-06	1.730617397396823e-06
251	GO	interior	0.7276507270091678	0.8697543259348549		132.77945436658663		0.44945910159925057	1.320710223237768e-06	1.3736489570384694e-06	1.7566842728793902e-06
252	GO	interior	1.1781235226646953	1.4743349119203828		132.05674442563125		0.1689274161753339	2.4468941645150467e-07	1.7629927920936626e-07	1.6778129309783175e-06
253	GO	interior	0.8427121340680263	1.215778062829555		137.04542865567103		0.3569929338827444	1.0095849627847035e-06	1.326920301528925e-06	1.6890860366118894e-06
254	GO	interior	1.0598481258178374	1.6590193924369012		137.71853611361698		0.2159418989888241	1.225293189974452e-06	1.031846598164372e-06	1.6792404812483998e-06
255	GO	interior	1.1322787963684369	1.6531846220684372		137.5020049711765		0.1859856754895302	4.694163995284087e-07	6.288636472810129e-07	1.7526706466818406e-06
256	GO	interior	0.9990915938902155	1.315834283394128		131.04960988522532		0.2390163971017373	1.3305380628664457e-06	1.046830795140894e-06	1.75575531064485e-06
257	GO	interior	0.905045437600933	1.2621657123350083		132.29366808940844		0.29368423745317634	1.4079224553332422e-06	1.5784636687029932e-06	1.733598365336972e-06
258	GO	interior	1.307220139183416	1.6877245778131127		130.4480549857039		0.11730081545785027	9.290078467721867e-07	9.043081723903411e-07	1.54208655298774e-06
259	GO	interior	0.9293517632159314	1.6029098996962097		138.31815118939627		0.30492598105591995	8.526410340447484e-07	7.952441587170206e-07	1.5140681949525843e-06
260	GO	interior	1.1941412543826688	1.546377334826607		129.75003865138038		0.15745614080226164	7.914948055525952e-07	1.3519590440541093e-06	1.534459859118746e-06
261	GO	interior	1.108835153720062	1.4997898078002172		129.64871318475048		0.17492095385574902	1.7707154202019787e-06	1.3087801277679227e-06	1.7575507103241727e-06
262	GO	interior	1.1805179894278288	1.5711060742422995		131.68185523437262		0.1564744122769143	9.941348966148973e-07	1.0553385950971829e-06	1.6632454084387931e-06
263	GO	interior	1.1269826828492104	1.5311606984846513		132.1805619317941		0.17331396051591497	1.6222834874634886e-06	1.5386186320136296e-06	1.717832557933043e-06
264	GO	interior	1.0404023438544292	1.3397809579480104		132.03523756592105		0.22478445732306146	8.612854169957322e-07	7.968755066472655e-07	1.7340771475588874e-06
265	GO	interior	1.274303370102889	1.478416413555636		123.05578684562363		0.11691663284750825	8.36940358094443e-07	1.0736445289327876e-06	1.724017088292896e-06
266	GO	interior	0.9922943328747309	1.3580553846934607		132.62339445868218		0.23781320843258283	1.5099324996193634e-06	1.474419035230785e-06	1.7624389648498764e-06
267	GO	interior	1.4198571281149965	1.6913238149238232		130.0356605104168		0.08905665099047233	6.995250436104988e-07	3.215293018805047e-07	1.4922917722336895e-06
268	GO	interior	1.0883493303656246	1.1999407965676507		132.39246737357183		0.2087027743824957	1.1836673443930196e-07	1.7610854514684317e-06	1.7486194340946941e-06
269	GO	interior	1.1161046675728823	0.8094103918828383		97.92910812798675		0.375191197402653	1.222636408913211e-06	5.184955867156476e-07	1.1125767415649084e-07
270	GO	interior	0.8927515714957852	1.0974612959791732		131.02647407917138		0.3050103172248376	1.255494545708929e-06	1.6739247706729419e-06	1.7246040505409115e-06
271	GO	interior	1.4480362404162506	1.8361731945461905		130.12768269817084		0.08692923528297491	7.569408194211495e-07	2.444191158994293e-07	1.2143681820192143e-06
272	GO	interior	0.7079104660157847	0.9053415980629618		132.11823005550443		0.46341627795752066	1.4026106128809218e-06	1.570720948559894e-06	1.760674054024244e-06
273	GO	interior	0.6943945980593244	0.8319939297272871		130.11466321620202		0.49441647746070644	6.963489316297932e-07	1.0408982181829671e-06	1.7527545845908537e-06
274	GO	interior	1.0357887936813563	1.3600731805373132		131.3869755525729		0.2222333591232524	1.4483501504356527e-06	1.32274688547477e-06	1.61646423425254e-06
275	GO	interior	0.9581668701122719	1.291014724264159		131.53469857671757		0.2603135095641119	1.0936289558825964e-06	1.7810353188715693e-06	1.7232517334888257e-06
276	GO	interior	1.171108735181024	1.6075882044804297		132.23632035079783		0.16341969553854693	8.083428156129846e-07	7.070575569703031e-07	1.7703046052443814e-06
277	GO	interior	1.3478906847217402	1.5390494778773158		129.43870570917616		0.10619276013744136	2.6177725523890496e-07	1.6005032400890758e-06	1.6295449904834682e-06
278	GO	interior	1.0630163805981994	1.418168197571309		130.88568509597496		0.20372904486325102	1.2031182325211908e-06	1.5571993539560139e-06	1.7788267043136386e-06
279	GO	interior	0.9904183733546567	1.4595616028145437		136.74758359801595		0.2468564378399253	1.257503584956791e-06	1.6161226443150792e-06	1.7015383133876028e-06
280	GO	interior	1.1062950849569457	1.4015254039289327		132.03076592731426		0.18374315258926252	1.7182601366210725e-06	1.7642001067506516e-06	1.6727356939603737e-06
281	GO	interior	1.2711997173628085	1.8239298951284821		131.6517386356419		0.12384938097071334	9.868893348319904e-08	1.732584627681125e-06	1.7701879747613897e-06
282	GO	interior	0.629153809832995	0.693517621509707		130.6662989566393		0.5685185986327392	1.7571768591741926e-06	1.5667615024819186e-06	1.6571348999271716e-06
283	GO	interior	1.271341963093204	1.7262814119513972		132.1979002644816		0.13555302076420372	6.529408085864e-08	8.966232666939089e-07	1.5725897508153665e-06
284	GO	interior	1.1994706263481931	1.5589442237619877		131.98936800968264		0.15359261595896692	1.5383374301693373e-06	1.0145775210949116e-06	1.5376819219223618e-06
285	GO	interior	1.01533076718476	1.259211409368598		131.95399286843627		0.24271833785668143	7.945334136546013e-07	1.1963135885012811e-06	1.4334556806497087e-06
286	GO	interior	1.0812661446926877	1.2462603157728174		137.18911464010495		0.21829733177525945	4.476074518659386e-07	3.621617490622165e-07	1.6610336456243088e-06
287	GO	interior	0.991850863140937	1.3077746376012678		131.85801918103817		0.24262271001274222	1.031197723451293e-06	1.410445762322032e-06	1.7691715038893272e-06
288	GO	interior	0.9395220021135412	1.300616049277367		133.20929928338046		0.276055403783853	9.93566545780492e-07	1.3601177116290265e-06	1.7693313025068175e-06
289	GO	interior	1.2912761738271281	1.4304208547344346		122.82973806055426		0.1196432313224123	8.529798384578488e-07	1.7468035663965778e-06	1.6606559650783513e-06
290	GO	interior	0.9856171941704958	1.317333070112607		131.94408495453672		0.24651957491965032	1.3476433255479219e-06	1.5488771248674872e-06	1.7036956096652634e-06
291	GO	interior	1.1388202102132017	1.6850172448815357		137.44558670764724		0.18693389012263117	6.116710456431721e-07	6.430234078689362e-07	1.6644054290340482e-06
292	GO	interior	0.6360912311036183	0.7449611372038151		129.57880990291667		0.5641994240717171	7.538154445768222e-07	1.703093796183285e-06	1.707374438709915e-06
293	GO	interior	1.0640730672128678	1.4755792798065706		131.97935305230823		0.20669401122748277	9.138191003286352e-07	1.1007097173841067e-06	1.6617602825823204e-06
294	GO	interior	1.2293048085119096	1.4746947593394266		132.5958798303401		0.14919275967291484	8.363636125625392e-07	9.424197266416653e-07	1.519710630731533e-06
295	GO	interior	1.2993993899593388	1.6309194221984147		130.36782919598417		0.11527352634624992	1.4340914264798319e-06	1.5708182281892192e-06	1.5171055643493464e-06
296	GO	interior	0.7070379259022535	0.9940573782453463		137.9435367113629		0.47843055224991154	1.7564986605093097e-06	8.716609644928556e-07	1.7738188966341446e-06
297	GO	interior	1.0336184425360624	1.3412249151726763		132.41767764934679		0.22164169818126292	1.6496296922988864e-06	1.1725467747909416e-06	1.6010486198736049e-06
298	GO	interior	1.214033334638484	1.615246865611085		130.48775170862191		0.1399449637801303	1.0486616840919102e-06	1.124296857581566e-06	1.7414866429433586e-06
299	GO	interior	1.0815598851803787	1.371263086145182		130.4886239069001		0.20755072679916806	5.948722430983103e-07	1.664036306044626e-06	1.452364914897846e-06
