## Supplementary material for "Assessing the nationwide impact of COVID-19 mitigation policies on the transmission rate of SARS-CoV-2 in Brazil": seiir_fits_boots_MA.csv

	state	type	beta0	beta1	beta2	tcut0	tcut1	delta	e0	ia0	is0
0	MA	estado	1.4928292989935632	0.861394802108159		107.82313395137136		0.3743856938937664	9.523401933112823e-07	1.005801165999298e-06	1.2375719608553378e-06
1	MA	estado	1.4166010204748725	0.8405828922789421		107.69188488217888		0.3981849571384023	1.1160625046558846e-06	1.1050593166991008e-06	1.2981230298122588e-06
2	MA	estado	1.6691492106122854	0.9057069686283445		106.92342760055273		0.34515696930819456	6.517954556291678e-07	9.319387645080827e-07	8.086396135287815e-07
3	MA	estado	1.4913751823446477	0.910829186164376		108.00201471217609		0.35259574978506025	7.312582023067575e-07	1.3136500252454514e-06	1.3711232958865822e-06
4	MA	estado	1.9478372811212201	1.096035807720658		106.09224613883232		0.24187772884379566	6.631052838991842e-07	6.166757059553977e-07	1.1017547604040798e-06
5	MA	estado	1.2338165161470185	0.7016596059765587		107.1067958829097		0.5248852839194844	1.0487465961170297e-06	9.157858386310508e-07	1.3492023306437138e-06
6	MA	estado	1.5068709963121476	0.8615209233343754		105.3301780641843		0.3777643280769448	1.1866309483538222e-06	1.3436605230217632e-06	1.3430185257279313e-06
7	MA	estado	1.305223419394155	0.7105138614009449		104.89327737598748		0.5160540752495646	7.510897147450221e-07	1.0791333926387077e-06	1.292313235220994e-06
8	MA	estado	1.7988094748693486	1.0497557780793203		105.58410206268978		0.27231554638719707	1.2493707131062944e-06	7.710204795764112e-07	1.1355584256772344e-06
9	MA	estado	1.6858286569865797	0.9187186437765444		104.51907672581984		0.34015166054112145	8.908548526886909e-07	5.057206555919598e-07	1.2110373857970818e-06
10	MA	estado	1.6904519225886712	0.9614185714351011		105.79811753808274		0.3096496411582835	6.2555684000754e-07	9.732643514909803e-07	1.3518464339541692e-06
11	MA	estado	1.4143728701607432	0.8006343114708683		106.56632873046296		0.4272331661699141	9.158534313098055e-07	9.845893831237642e-07	1.2851914295528941e-06
12	MA	estado	1.7653535342797229	1.0063731836614174		107.5701863920235		0.2775325455289319	9.417421657520809e-07	7.215016410509024e-07	1.1924356275736969e-06
13	MA	estado	1.5281773455296495	0.8254382809627938		103.6907956061808		0.41443682129461396	8.452694481199799e-07	8.878447124333376e-07	1.1303789572965793e-06
14	MA	estado	1.5584312094177712	0.9126426173632138		107.4734675127394		0.34075925314993816	8.160294712335163e-07	1.3632362675323872e-06	1.296619108415529e-06
15	MA	estado	1.6073687527199931	0.8698389949544244		107.04495786452688		0.36335975574178064	1.1215294780569951e-06	6.290609110273354e-07	8.917931565574502e-07
16	MA	estado	1.6376465650307384	0.9218987290888787		105.06346222266093		0.3407334308027613	9.241291052405703e-07	1.0309670311467776e-06	1.178063144882583e-06
17	MA	estado	1.4472053526394362	0.8081991578602905		104.60999621720597		0.42831917249853296	1.1324112270772002e-06	1.1205656412498568e-06	1.165502684971476e-06
18	MA	estado	1.7553510295163	0.9738234838588211		102.85297882852892		0.3131600324346822	1.1224338849290644e-06	5.223985527816016e-07	1.3399432482448686e-06
19	MA	estado	1.7922858880575803	1.0206344663800284		107.31786327649397		0.27167435544283247	3.777406376216755e-07	8.850040912680306e-07	1.247084791400539e-06
20	MA	estado	1.2729659999714593	0.7098785451247848		107.6656655596012		0.5114637669079799	1.0047559675725281e-06	5.448044045334707e-07	1.2609314341433181e-06
21	MA	estado	1.132329047753601	0.6316934122703969		107.68676279071893		0.6054537206742877	9.092678164963069e-07	8.099467239945698e-07	1.3991754228856099e-06
22	MA	estado	1.5844906854493894	0.9102663207636185		106.98957728424185		0.3396731076309585	1.2045821774041394e-06	7.143457429894768e-07	1.320756304862472e-06
23	MA	estado	1.5444686289606346	0.8614736656821192		106.00988152649347		0.3808381165426843	1.0815406026208297e-06	9.334199492764929e-07	1.0191258074971501e-06
24	MA	estado	1.4951011900235576	0.8798763536684967		107.65467399790751		0.37858768441934226	1.3536602309770383e-06	5.694404489510117e-07	1.0206654592948661e-06
25	MA	estado	1.918941878274942	1.05822127082146		106.29465729257583		0.25112604667531246	6.863718472070836e-07	2.58076347708172e-07	1.1911927200710254e-06
26	MA	estado	1.7422797228299358	1.0764927793621935		107.99242601884893		0.2528204982726356	1.2530778859613297e-06	1.336635332869866e-06	1.2964195498047445e-06
27	MA	estado	1.3347658987272228	0.7671475240579841		107.812726780952		0.4538143187136777	1.015807220038068e-06	1.045229307434961e-06	1.2859754702025582e-06
28	MA	estado	1.6474492023690985	0.8368802031964616		102.4043020190601		0.40564538545138634	1.3824452816111151e-06	6.268358765055015e-07	8.275726252068201e-07
29	MA	estado	1.6097240978172145	0.9289305163824823		107.95280964818566		0.32713673942230476	3.503866112115995e-07	7.627640441152077e-07	1.400012990765394e-06
30	MA	estado	1.397372535702286	0.7615799290183635		104.85252100392235		0.47339410606892596	9.577964706931466e-07	5.86443458534398e-07	1.1914326745352637e-06
31	MA	estado	1.4919165614148773	0.8553813334878066		107.8874845932416		0.38053497205409403	8.886881733144292e-07	6.82305034143207e-07	1.2818560772978388e-06
32	MA	estado	1.4956073986342064	0.8723235791051117		106.94320045950982		0.373026224023002	3.421228697351904e-07	1.1833201762534595e-06	1.3956867564285147e-06
33	MA	estado	1.5812641699784742	0.8559808290944085		104.69409326395919		0.3847531079764199	8.869167033634246e-07	4.826114549368314e-07	1.223958885721231e-06
34	MA	estado	1.3725975080955655	0.7881224911584928		107.35741828142464		0.43529978115238116	1.0741818533703666e-06	9.544779747312612e-07	1.3271236723901915e-06
35	MA	estado	1.8893016916509149	0.9632011937780359		100.7963394109036		0.3269260778555912	1.1781346199511393e-06	7.371489632195902e-07	8.538347097406618e-07
36	MA	estado	1.6721878749605605	0.9256667873003277		105.21168658724957		0.32659905411456325	5.519380215350695e-07	1.116706928001237e-06	1.3562747284746123e-06
37	MA	estado	1.4831679776287832	0.868563233156261		107.05667998538769		0.37449913256919615	1.0061835097737574e-06	1.1472108764039674e-06	1.3853504283982343e-06
38	MA	estado	1.6987575345079755	0.9539649912531816		107.6457120747204		0.31456945232084416	1.2997264744705835e-06	1.058791624819362e-06	7.092681302716648e-07
39	MA	estado	1.7495793926318297	0.9227581515514732		104.66058452601412		0.3365724686597015	4.82806547950129e-07	4.7430719280532075e-07	1.0486374129265539e-06
40	MA	estado	1.9774370289532497	1.0446584903257892		107.35974747178861		0.26571759478176715	9.229196132839233e-07	1.3235046414361721e-06	2.9531731983233543e-07
41	MA	estado	1.5686233886909529	0.9124804258046723		106.71614181813054		0.34253100797772496	1.263839940493981e-06	1.0487032569223432e-06	1.2553232060057615e-06
42	MA	estado	1.6776844284678973	0.966537222762502		107.25156082072685		0.3021638213515435	1.1819670440257102e-06	1.2261614812051863e-06	1.1707013045673375e-06
43	MA	estado	1.542830687961692	0.8820756048999624		104.7618967091874		0.376038994384635	8.266562079300301e-07	7.954172151101288e-07	1.3314798496289062e-06
44	MA	estado	1.5149599523191561	0.8847842794544064		107.6420642166151		0.3573837250661785	8.943589717937085e-07	1.076617592193211e-06	1.3395707222343829e-06
45	MA	estado	1.4142215132958977	0.7895585394873943		107.1297266212988		0.4340758529922568	7.217722617768276e-07	7.190213787796737e-07	1.2532147433771962e-06
46	MA	estado	1.565337187863375	0.8963603306912465		107.41106261994985		0.3510257706115578	1.0788172664598592e-06	3.485331646429812e-07	1.3037857233190558e-06
47	MA	estado	1.7749839998769834	0.9505732698353939		103.0081958139266		0.32224636607949453	6.154052974388483e-07	4.986837143073194e-07	1.3095578268998298e-06
48	MA	estado	1.1955327021683075	0.644212096203568		106.19487219830448		0.5935311129656353	5.72302316044069e-07	7.034569132613374e-07	1.3336133158889204e-06
49	MA	estado	1.7485706317715832	0.9434772720757615		104.68720506325641		0.32299865702076475	1.4011765413053841e-06	9.08693192642784e-07	8.565362500830247e-07
50	MA	estado	1.5939833074939505	0.900451967520011		105.55407128104706		0.35704705308505075	9.920805480970216e-07	6.889732117992891e-07	1.1964271296962883e-06
51	MA	estado	1.294857333972901	0.7295216116476345		106.3113178508982		0.499752446964281	8.052158336547882e-07	8.941683762774184e-07	1.2906229570444194e-06
52	MA	estado	1.7020189980664466	0.9486863167061911		106.93716764770541		0.31445415350907086	9.322148735750203e-07	7.609384207755455e-07	1.0526361874680094e-06
53	MA	estado	1.4142313477124775	0.7538160363073577		104.06091271492534		0.473453503144524	8.196957419808627e-07	1.3161688147932128e-06	1.0182051623157613e-06
54	MA	estado	1.2960965745214157	0.7553449250053857		107.50306484906274		0.4652498104406485	1.29111212251532e-06	1.2954927439115107e-06	1.292925862528083e-06
55	MA	estado	1.335290127384745	0.7145375020985728		106.00464877743647		0.5056676004613366	8.996100293115975e-07	1.031581392234641e-06	9.585867202675374e-07
56	MA	estado	1.4543583839200074	0.8430406731554455		106.21267684510698		0.39116045255430304	1.348103970552287e-06	1.4024027941369052e-06	1.2986871180287066e-06
57	MA	estado	1.648204153452359	0.9125987509202327		107.7079080273864		0.3331908451532879	9.570581323840658e-07	1.2185702827120672e-06	8.499011868295876e-07
58	MA	estado	1.4320226947917425	0.7983893908005844		105.82273831456783		0.4227441499652085	7.537420732099736e-07	1.36317268964831e-06	1.3032160115632848e-06
59	MA	estado	1.6084731746067669	0.7631411995399486		100.14228442200043		0.4803441690583642	3.5476097525099426e-07	7.28397746981344e-07	9.011169919888373e-07
60	MA	estado	1.7155767270194426	0.9994520905482933		108.37503042085277		0.2768011366250761	9.145515173336893e-07	1.2819972341282352e-06	1.292069730406465e-06
61	MA	estado	1.689499355678427	0.9243022498075066		107.19005271446365		0.3269858127119026	5.925002467216141e-07	1.1472891151890048e-06	9.015383335646773e-07
62	MA	estado	1.567109942861332	0.8042320817999057		103.89761468669545		0.42885073949333224	8.525577806537957e-07	8.793624973088212e-07	7.897316036825887e-07
63	MA	estado	1.7086204822472368	0.9771950499330089		105.46616151154744		0.3121471251680913	1.3675835934653941e-06	1.0636610868599057e-06	9.025233647904075e-07
64	MA	estado	1.6630948627988458	0.9036607296045375		104.2579335551052		0.3477783712088959	8.225000952424764e-07	1.3604188324455476e-06	1.0574204242748683e-06
65	MA	estado	1.648753344289153	0.9982151568542634		106.45925634924762		0.30298206083858725	7.08487413435974e-07	1.274050403011631e-06	1.3005472484486845e-06
66	MA	estado	1.2967621324883687	0.6973486896177765		105.72004966294342		0.5266432620662144	1.3450912759555095e-06	1.396758956041218e-06	7.399257890689979e-07
67	MA	estado	1.47719846491586	0.849775446506533		107.02198157092002		0.38977416819643723	2.880393022463563e-07	1.0879822460801905e-06	1.363166809572645e-06
68	MA	estado	1.4073725680857438	0.8080092905139056		106.08906692037434		0.4241060517667555	1.1365060612643652e-06	8.539746449623804e-07	1.4021105963904566e-06
69	MA	estado	1.332712142378108	0.7417765841150036		107.18270408021415		0.47416329989963396	6.436734784466737e-07	7.10491086748225e-07	1.4028679168435824e-06
70	MA	estado	1.3538458857669022	0.7573926046876628		105.04486774796223		0.4809132147693834	5.212523129656562e-07	9.982608810247074e-07	1.2956469115011483e-06
71	MA	estado	1.5844757211385738	0.9340718016520227		107.60406992846605		0.32383814881600737	9.478633069047935e-07	1.1517580836351007e-06	1.382708098870998e-06
72	MA	estado	1.8136284449226654	0.7429980728951555		98.07033971575973		0.5047659385402682	3.464419192183438e-07	9.615931342256656e-07	3.338520886258489e-07
73	MA	estado	1.567564489908875	0.8149434653889872		102.92651489674535		0.4205647356424689	9.452267208214011e-07	6.782941606165719e-07	1.0855491236411807e-06
74	MA	estado	1.3520932805824837	0.7967225342192916		108.25841150531491		0.4249231325310671	1.046182928216656e-06	1.370934039721679e-06	1.3638399258031753e-06
75	MA	estado	1.903946909798394	1.1030703268843105		108.04875242092993		0.22780214699275475	7.371070313807149e-07	8.416050084031094e-07	1.278541578964375e-06
76	MA	estado	1.741244461470769	0.9680135833090665		106.98890130929017		0.30486631212959153	5.517028733126557e-07	1.052529430515664e-06	9.72516746538408e-07
77	MA	estado	1.5939946398245013	0.9308259241889357		108.56848629266221		0.32079165120783304	6.101353658734411e-07	1.365673541354318e-06	1.3127710997265635e-06
78	MA	estado	1.3848164638039697	0.777778104956092		106.73703261564604		0.44799001129732846	1.0643741095023072e-06	1.0209561434813846e-06	1.1131767620738106e-06
79	MA	estado	1.557902581232547	0.9018219672591355		107.41921201925372		0.352874077295718	8.720194742551696e-07	8.022325726162763e-07	1.1814340824249825e-06
80	MA	estado	1.4623319241244301	0.8616272519071866		109.0473821680226		0.37272651375991006	5.130528960593345e-07	9.766273029946727e-07	1.4027329559328358e-06
81	MA	estado	1.2463908490398512	0.6382193825028126		103.78282463518347		0.5964624247057599	6.687901778944328e-07	7.736238537410434e-07	1.3531238022248995e-06
82	MA	estado	1.3631623832239945	0.7516754941994496		104.32010845102032		0.4842931169298455	1.055564939344125e-06	1.373733559714079e-06	9.964675058075552e-07
83	MA	estado	1.6142966209950145	0.9033788832769633		107.0353749363115		0.34178526431975087	8.714986737212931e-07	9.514458395374353e-07	1.1400915992663766e-06
84	MA	estado	1.423927689553013	0.7614376441109941		106.31627105129911		0.4618164264894036	7.404274609017401e-07	1.242219096170837e-06	7.457267170123404e-07
85	MA	estado	1.7199493203896452	1.001844240805754		107.38303906567226		0.2818279590659132	7.517162472002813e-07	9.491504840457323e-07	1.3896177078622278e-06
86	MA	estado	1.5518739519299714	0.8264282054499236		101.82994077208666		0.4219386413376699	9.26522602307109e-07	5.941437525165393e-07	1.3248829930971295e-06
87	MA	estado	1.723680691186433	0.9225181868908467		105.00229617831438		0.33965671124320657	1.2788122027127201e-06	1.0500116018271503e-06	6.498365697207442e-07
88	MA	estado	1.4650443343902568	0.8261739798101284		104.82487419098123		0.40940799979234604	1.2194240306694165e-06	1.1193944238976813e-06	1.297252450278781e-06
89	MA	estado	1.1812349930720112	0.6452197591767423		105.68404924049076		0.6032987951538061	2.431080627552042e-07	1.203999439178206e-06	1.1909984367971532e-06
90	MA	estado	1.3881094842099635	0.8143839557861235		107.33717541032229		0.42759378595660685	8.059214660307311e-07	6.405256226572468e-07	1.3353201199612517e-06
91	MA	estado	1.4877715403114782	0.8188633272509505		105.00307635691296		0.41023817514967864	1.3246128372313623e-06	5.361626002162446e-07	1.3516849993735403e-06
92	MA	estado	1.85060063417092	1.0085983409214632		105.28567563487562		0.2839581923688413	2.0914477568295942e-07	4.2307291020968175e-08	1.3132045325683467e-06
93	MA	estado	1.4892855794188014	0.8187296571245732		103.80686762068963		0.41665056030294406	4.886162748776308e-07	1.22029199195359e-06	1.3900796279682249e-06
94	MA	estado	1.924213730663578	1.1951912849684236		107.13352784945934		0.20816287873807438	8.735122568032777e-07	9.97289944417935e-07	1.336693230932321e-06
95	MA	estado	1.4736088951931592	0.8374193334305513		104.40179809087972		0.40535516897593704	1.2691311817787572e-06	1.2631595463092018e-06	1.2673430613639423e-06
96	MA	estado	1.8037810743812193	0.8162871243573612		97.99427240984734		0.42944043701531226	5.156293294073238e-07	9.342387646328255e-07	8.979115540449862e-07
97	MA	estado	1.4679868768521291	0.8350200452002948		106.74805335691073		0.40180176034597426	1.2095804658091983e-06	8.757231040074989e-07	1.0975960486318742e-06
98	MA	estado	1.521619650781939	0.8606852288486767		107.14117423249114		0.37512370433383746	1.3802257011233878e-06	1.948194218258665e-07	1.3093844624834266e-06
99	MA	estado	1.438784766380723	0.8367158398071955		105.72361434085958		0.4133062680577713	4.91547074351123e-07	1.0993573005101382e-06	1.2875869553617447e-06
100	MA	capital	1.5226055050062506	0.6831244168229059		107.72082971088238		0.35204974728653926	6.101197138773672e-06	6.147951344117904e-06	8.870493359351773e-06
101	MA	capital	1.8783436290119546	0.8984289285305196		108.99146166304948		0.20367497245565683	8.396875236799718e-06	9.205104483841166e-06	8.685141320575868e-06
102	MA	capital	1.8489445052079068	0.7582423931948525		106.83823178364649		0.2889266417486187	1.5419870381176677e-06	5.428837198652655e-06	5.339097318222615e-06
103	MA	capital	1.368636129315124	0.6151577724499887		108.11767379664033		0.4216642362626397	5.9156863487011756e-06	6.4140954820206935e-06	9.007674320359779e-06
104	MA	capital	1.616724732399479	0.7139165341536718		107.75817464227997		0.32124622731611274	5.830181872086003e-06	3.144834080397333e-06	8.793126616695227e-06
105	MA	capital	1.3827208677241276	0.5860982752541282		107.56347200802495		0.4408863437404633	4.536817253169178e-06	6.139038346457571e-06	8.582128915372936e-06
106	MA	capital	1.57220464265593	0.752691390748125		111.01608638793262		0.2845558786176972	7.746335369175825e-06	8.206082576921511e-06	8.847119879264064e-06
107	MA	capital	1.7167388579805745	0.7385733336892967		107.82845586843797		0.29767848527834156	8.754860360532883e-06	3.1110095168860267e-06	6.686219164546292e-06
108	MA	capital	1.1013295500725546	0.48046222305269504		111.6751125080988		0.5688079430769258	5.485590155786879e-06	4.816766252064456e-06	9.252494742684463e-06
109	MA	capital	1.5834324693692614	0.6485403976081358		105.54795011548893		0.39062716783513274	9.129302355658004e-06	4.35927205782753e-06	5.829086969939187e-06
110	MA	capital	1.7125368367261116	0.7628235625344258		107.6777872560373		0.2804697656856913	6.052308099533606e-06	5.801289004496349e-06	8.912752942927432e-06
111	MA	capital	1.64299838280187	0.7543363134976423		107.47644740554748		0.3044135540579138	3.1362139903284843e-06	5.777583051122879e-06	9.114885402857979e-06
112	MA	capital	1.971908847654427	0.8920545340476637		109.77682562061342		0.19238558356221114	2.1777526067511805e-06	5.839295301884485e-06	8.148172250527937e-06
113	MA	capital	1.7604735990256943	0.7041303288035556		106.5463216535598		0.33873152208384544	5.37645509361763e-06	4.742502409210869e-06	3.68001511050423e-06
114	MA	capital	1.3249490195929134	0.5295779800836362		106.25662970033022		0.5275324849331925	3.359186867744509e-06	6.078971709893195e-06	6.287010005726074e-06
115	MA	capital	1.367695048667246	0.5947261637845994		110.08890562999454		0.41001822283663175	6.513520380762695e-06	6.797103390855796e-06	8.609205826828663e-06
116	MA	capital	1.6568859759948673	0.6996341313269184		107.62323869336556		0.33025176669048245	4.471631412936541e-06	5.157691296248175e-06	6.345617796663114e-06
117	MA	capital	1.1687787817547604	0.5246129278791252		107.82377407454048		0.5526747862478159	8.569175635194934e-06	7.201129843258185e-06	7.289127879835649e-06
118	MA	capital	1.420397563246103	0.6371427877363874		108.32176749696717		0.3954154757002068	5.091620349926426e-06	9.17315103939834e-06	8.149799036157472e-06
119	MA	capital	1.2441900736908573	0.5594265172624144		110.50881871230412		0.45976057494260086	8.610760796386375e-06	6.8643076005664805e-06	9.244675848791916e-06
120	MA	capital	1.3858256183354318	0.609824810442333		107.8052115931041		0.416494759552681	7.445644456898732e-06	8.035797564378087e-06	8.447543326116874e-06
121	MA	capital	1.7116091360780885	0.7277925915333905		106.46427495394668		0.31403232191937186	6.244938813044553e-06	4.507056338192176e-06	6.995624649194544e-06
122	MA	capital	1.3121514530413398	0.5949294903838113		109.18449545555264		0.4356572050903288	6.457707815785275e-06	7.776035056145114e-06	8.574367624236962e-06
123	MA	capital	1.8333111928575423	0.825467428210325		106.83740666901132		0.24765698453731488	3.7617449054432736e-06	5.628133877713399e-06	9.117233039271356e-06
124	MA	capital	1.8100801568038125	0.7865348145696494		107.29108304723664		0.2614480327787408	3.6286917135548205e-06	6.872089646871835e-06	8.099996792370948e-06
125	MA	capital	1.6484656786551266	0.7388144549864866		110.14182556732781		0.28668764442373024	5.456909610315222e-06	4.9345909646842484e-06	8.448339810043659e-06
126	MA	capital	1.4078515411789876	0.5441990545327996		104.25230992286463		0.5235411746961938	6.737186938899179e-06	3.064633927037426e-06	5.757319226824017e-06
127	MA	capital	1.734884746733468	0.8019989933353695		110.59450259046397		0.23723823239538783	9.13007641372551e-06	5.380944840897093e-06	8.76050721956205e-06
128	MA	capital	1.233206435744884	0.5359548094429324		107.69690099977512		0.5292333674525053	3.4724523218472167e-06	6.0534528447072016e-06	8.54488792045681e-06
129	MA	capital	1.683410856205325	0.7560188132795166		108.37991608682353		0.2884542792234128	6.16781484690468e-06	4.60702665367946e-06	8.038799296768902e-06
130	MA	capital	1.8199356831302995	0.7883333233479821		108.28397130050871		0.25267864233131077	3.0654224804364686e-06	1.9658968242235985e-06	8.951576810452632e-06
131	MA	capital	1.2465698844155844	0.5152354927710203		104.70092178404052		0.5781896772345618	3.964069186990008e-06	5.029133661571061e-06	9.141335007996126e-06
132	MA	capital	1.9339517845770378	0.9109279923778854		108.59446848367976		0.21824378238814024	4.463582192114863e-06	5.481726792411117e-06	5.538081950868396e-06
133	MA	capital	1.63528435523043	0.7129131755921505		107.71485631896437		0.3195020321295883	4.832988301068863e-06	8.954729314342175e-06	7.101973303413199e-06
134	MA	capital	1.2694713062343252	0.5500557760086073		108.5094886734715		0.49422292829471914	6.7219273635351e-06	4.424489646051435e-06	8.15647277626945e-06
135	MA	capital	1.4658800577103783	0.657963177669159		107.39042384696657		0.3770924564459734	5.554380313621476e-06	7.849861111837154e-06	9.207550153230462e-06
136	MA	capital	1.3067908766382308	0.5603977529727651		108.76241807765773		0.4709134380194628	5.472108721513541e-06	5.658120569622572e-06	7.739032921241394e-06
137	MA	capital	1.2765001646117504	0.5471857096389507		107.03115458371636		0.5169991338147608	3.367938715788424e-06	5.407158202936379e-06	7.994198917658426e-06
138	MA	capital	1.5225008202189279	0.6903764343197837		108.54731333902329		0.3441548370711249	2.7658749741403793e-06	6.613926767278634e-06	9.150975003292313e-06
139	MA	capital	1.2447614601914698	0.5018486991386206		106.38516385156043		0.5784051318849479	2.3239260255115373e-06	5.219096149316187e-06	7.075659347919371e-06
140	MA	capital	1.4988735594527731	0.6618472700913046		108.11900589804404		0.3696682144097072	5.69865228548063e-06	4.841733944733753e-06	8.121034583813778e-06
141	MA	capital	1.1915320378938365	0.5139097207279241		107.05845589292238		0.5685819733369091	4.9775745218485786e-06	4.12610052610292e-06	9.058874571422553e-06
142	MA	capital	1.625715800845962	0.6615138860241051		104.96348167765527		0.39130456151564996	6.6888479386557994e-06	4.883808645363181e-06	4.6937064151911556e-06
143	MA	capital	1.8791828664792418	0.8540985265256781		109.23131036747961		0.2160879839202484	3.3867871470395577e-06	6.8234152534834906e-06	8.546099237843321e-06
144	MA	capital	1.3551035786099073	0.6134280648922499		107.6462520822081		0.43337292471595196	4.892959348491547e-06	7.767438244893949e-06	8.694034589559353e-06
145	MA	capital	1.309443263585985	0.5227760144465744		106.07269446955809		0.5393091215911039	6.168610533626208e-06	8.74005264146483e-06	4.0115317303761014e-06
146	MA	capital	1.453624551920934	0.6465997972675792		107.89642053570462		0.3904247692440605	4.083433023596298e-06	4.596514050748251e-06	8.90809091471464e-06
147	MA	capital	1.616139103344497	0.5290408697352975		99.0569065819463		0.5903033120109654	3.4365659132283124e-06	1.0192093245387543e-06	4.836633419413881e-06
148	MA	capital	1.2359271410183763	0.5297511794100818		107.72481071007124		0.5172734073318301	4.697738038750284e-06	7.789395396481925e-06	8.874008103056542e-06
149	MA	capital	1.5821344518925156	0.6978526165674238		107.46057352968991		0.3448168587786471	7.548306882075842e-06	2.790147209931257e-06	7.846931895264143e-06
150	MA	capital	1.3187146634414793	0.5512082272189495		107.13817482398466		0.49732603016065047	8.629539116069215e-06	3.698744756153443e-06	6.607703447469587e-06
151	MA	capital	1.8105363561970131	0.8212891870094481		107.55395652013962		0.24763786659429005	4.205121778239935e-06	5.3532279725373925e-06	9.002862782862184e-06
152	MA	capital	1.602177998517522	0.6944908873312693		107.28067356148286		0.33567404378370547	9.231838748967575e-06	1.961858328309063e-06	8.772613352870433e-06
153	MA	capital	1.2043704371733197	0.5321337299248833		107.56134866282477		0.5294295078363593	7.405262015838797e-06	9.066442320291257e-06	7.919379468235451e-06
154	MA	capital	1.5124127699988499	0.6726223273463704		107.90018158610334		0.3579031226663582	7.929555270474574e-06	7.438437293977326e-06	7.701571073449801e-06
155	MA	capital	1.2981506889200762	0.5743189826022942		109.49365135798915		0.45345688912203796	3.2319312522843487e-06	8.030358256921212e-06	8.649624388079844e-06
156	MA	capital	1.5182174838467581	0.579876403570018		104.48915295749921		0.4657181932133953	4.507899654658813e-06	7.126235696116688e-06	4.346136383322669e-06
157	MA	capital	1.1357495660417796	0.5044478748035006		109.09784983243361		0.5573832119298076	8.663167180271198e-06	6.833021137656759e-06	8.985183751634608e-06
158	MA	capital	1.3323584364857488	0.5579309170552412		107.2173424034377		0.48714950659272144	6.742882722372084e-06	5.2676120587277424e-06	6.6150976827388425e-06
159	MA	capital	1.7605919570698687	0.7642108778221471		107.6801173293741		0.28410613523982337	5.074914595027085e-06	8.600645105293256e-06	5.941922590056595e-06
160	MA	capital	1.2631329470533479	0.5721485911585832		110.352900766265		0.4515290483286418	8.410069556239172e-06	5.919791737932967e-06	9.037461333320182e-06
161	MA	capital	1.6986835482541836	0.7755258923936256		108.62102089528598		0.27224432301845036	7.030500471321631e-06	6.032776622221172e-06	8.70168147612244e-06
162	MA	capital	1.7676015022142506	0.7662682325092879		107.57693077306111		0.271026953427572	1.133583371276383e-06	7.168746145884618e-06	9.12237983306828e-06
163	MA	capital	1.617515143315667	0.7028953839800581		109.57809935084195		0.3084943410290345	5.417871244383859e-06	5.706467904128771e-06	8.15573969851176e-06
164	MA	capital	1.627954286663979	0.6634952483543832		106.8113040694339		0.3675431302810085	5.329351517960783e-06	4.0301260612784106e-06	5.56363968202346e-06
165	MA	capital	1.4533938091047405	0.6145470192739946		106.0260863952846		0.4348070936344444	8.793179026163442e-06	2.8780171345606985e-06	7.190209400764539e-06
166	MA	capital	1.8403410917195484	0.8329375268204444		107.79986280546413		0.2411562236689329	2.1341231080380157e-07	6.378419408691663e-06	9.120686819710137e-06
167	MA	capital	1.390995665840308	0.5532745753286933		107.23725630587535		0.48735294756032116	4.226445976627619e-06	5.826574492692901e-06	4.7432680595223706e-06
168	MA	capital	1.4205338485491956	0.6045016724641687		107.2753946551199		0.43060671762342567	5.958815264123308e-06	5.088778081331777e-06	7.494315253329384e-06
169	MA	capital	1.498398714109231	0.5738989596415283		104.04287438840277		0.4892945771930614	2.8257877771971873e-06	4.189731587528194e-06	5.318472672343906e-06
170	MA	capital	1.4149181484274727	0.6307395192416551		107.28940953896206		0.4038164762222331	6.444456248707317e-06	9.228129628189998e-06	8.726134155500615e-06
171	MA	capital	1.6080826860365671	0.7089696255475036		104.9879994650623		0.3440909938437625	8.454646939961362e-06	6.026925678498453e-06	8.881747363745553e-06
172	MA	capital	1.7158871248661725	0.6999659947518203		106.95487988706712		0.3375440539741887	4.550672145864506e-06	3.7359001013216526e-06	5.156084023023216e-06
173	MA	capital	1.6234407832935192	0.7132398663693849		108.8128746141573		0.3119513384758369	6.042611729532524e-06	4.345129335134872e-06	8.420440945323194e-06
174	MA	capital	1.0927383057784898	0.4614974929164531		108.09467548489545		0.6358517756005913	1.522095813414816e-06	7.984519715315085e-06	8.508574420841224e-06
175	MA	capital	1.2394474924064827	0.5054674602001751		105.96596819578154		0.5888915801690092	8.018302398627623e-06	5.826149657635236e-06	4.271792235118009e-06
176	MA	capital	1.325281018134337	0.5859229873545707		107.94214515112843		0.4525749049444052	5.929857095395513e-06	6.030763858409118e-06	9.151000657521693e-06
177	MA	capital	1.5684350975400325	0.7384545382119043		109.12271105980625		0.30732239033087494	5.1285656398630206e-06	7.561232797883046e-06	9.079512344289023e-06
178	MA	capital	1.2951654008986417	0.5696374865361		107.7214299492036		0.4765497212014885	7.486516099494536e-06	7.634357746453094e-06	7.414403017511025e-06
179	MA	capital	1.4379250919716893	0.6270770736312219		107.36145341866685		0.40043501590448455	5.733040993629048e-06	5.743327465638539e-06	9.088718582049673e-06
180	MA	capital	1.711515761974338	0.7046739198126998		107.50070298276525		0.3258946213734309	3.5795215513869316e-06	5.118597545585053e-06	5.481151596524008e-06
181	MA	capital	1.5892182539466453	0.7178135696696387		107.75696129691357		0.32354815447864244	8.178339865260113e-06	4.72069595567548e-06	8.95827810253592e-06
182	MA	capital	1.672998979002307	0.6928086972674429		107.7701671576074		0.33257992418923427	8.215911216390095e-06	2.8776314306867727e-06	5.688756111587737e-06
183	MA	capital	1.7621088650797958	0.7096932065553259		104.1889727246986		0.35087379076202446	6.536057303609814e-06	4.081442374734559e-06	4.9683800256946174e-06
184	MA	capital	1.6601354840654647	0.7150474030476184		107.16231875866472		0.3194419499236595	2.880671101569058e-06	4.48765848040992e-06	8.607810737475127e-06
185	MA	capital	1.4284091218531985	0.6152439131093225		106.19002331104731		0.4288160501345638	3.454413658940977e-06	8.096985654464353e-06	7.766142044437119e-06
186	MA	capital	1.4416952706050465	0.6470023118031578		107.76811640854937		0.3851519184000032	4.7808329156227065e-06	8.341272054974416e-06	9.055406013283934e-06
187	MA	capital	1.3468934849093235	0.5821607430415625		107.20396505558587		0.4621117959945357	4.430575096551765e-06	6.380721308005572e-06	8.379691447459451e-06
188	MA	capital	1.7525985189291933	0.7599542304760748		107.47561068973638		0.2906355207260058	6.22081172273473e-06	8.627082979620171e-06	5.351423956874633e-06
189	MA	capital	1.5447355251073331	0.6361877943566381		106.12804438347497		0.4017277457033548	5.189215498633697e-06	9.056977894175042e-06	4.751602220101385e-06
190	MA	capital	1.2906439528928084	0.5693094411089659		109.85278766981841		0.44866769611813195	7.823019265178584e-06	6.141931715252618e-06	8.996435394133085e-06
191	MA	capital	1.7446262110324342	0.7526027364576409		107.61041567957815		0.28300395012858537	6.280538531074351e-06	9.236891565424221e-06	6.681853238661791e-06
192	MA	capital	1.0405237388212325	0.4499238968750228		107.71291226484738		0.677614922908924	9.188266231299907e-06	6.948830127504848e-06	6.781730701863788e-06
193	MA	capital	1.7105143346799938	0.7489089698435236		107.66865781883352		0.2973566897828669	4.9554649306107386e-06	5.240965182310611e-06	7.011317696758318e-06
194	MA	capital	1.3614352311427784	0.49642280813927425		108.07357758783829		0.5689061824303224	3.4220440194328297e-06	4.531638146035712e-06	1.541408603415303e-06
195	MA	capital	1.769537520277519	0.8039138826570901		108.45739346370357		0.24919471532138623	2.1710703967786368e-06	7.3023431250627575e-06	9.159244996417503e-06
196	MA	capital	1.5799561265206143	0.7164207312502522		109.39285070635958		0.3107985205058074	3.988903129376367e-06	8.684738584537734e-06	8.661134872812826e-06
197	MA	capital	1.5254758658776202	0.6019403978629699		105.02409415190337		0.44861750701471315	5.105100017628545e-06	3.383560369169769e-06	5.599698872126121e-06
198	MA	capital	1.534276731088014	0.6543762226145154		105.497722813379		0.3902843850459512	7.411728192001246e-06	8.162500949234039e-06	6.511754216915269e-06
199	MA	capital	1.1266361402164204	0.49096072112343986		107.42145226647115		0.5956229722119573	3.5380261258820074e-06	9.166853034554592e-06	9.032989616995807e-06
200	MA	interior	1.242145494152503	0.8225110728902495		125.20616959520089		0.48357989996602097	7.715646054519679e-07	1.047653095680394e-06	1.5679312494221434e-06
201	MA	interior	1.379035268059132	0.833789144765899		128.9393658097872		0.39024537310768986	1.4076164694386623e-06	9.799497896712385e-07	1.4971053398447068e-06
202	MA	interior	1.110076340693451	0.7081812957045083		128.34946381521684		0.5548937103007336	7.883997793864465e-07	1.5247626550432276e-06	1.6177124553260378e-06
203	MA	interior	1.4247719068533347	0.9403367598545918		127.4008232162901		0.36781234204104196	1.1825626287307972e-06	1.114104622889095e-06	1.5280796573382296e-06
204	MA	interior	1.9366218526495074	1.2735573941862277		128.52638894343372		0.20180023725595284	8.074089750879361e-07	9.765603569466365e-07	1.087485499806409e-06
205	MA	interior	1.7764509254985055	1.1882420027627962		129.03995493308167		0.2201092954078953	1.1369149629886288e-06	1.257705167460104e-06	1.60035991122066e-06
206	MA	interior	1.8098052433485923	1.3045948224406192		128.00054658482657		0.21337635704033375	4.7094956417050225e-07	1.370860679703884e-06	1.577168279689448e-06
207	MA	interior	1.339554672460278	0.8438754179684742		129.54093237655636		0.404297678119638	1.0082099702429349e-06	9.125690981090234e-07	1.62633216073785e-06
208	MA	interior	1.3346935562973201	0.8550978264984735		128.57499529221928		0.4018024197637683	1.0007919842471396e-06	1.5273649029627496e-06	1.6554676714831565e-06
209	MA	interior	1.5996538270887999	1.003132502800907		128.70570100011403		0.29120347067322594	1.0419857850361998e-06	1.0151585316541073e-06	1.6031871041675685e-06
210	MA	interior	1.2464931444365184	0.8177504208281153		128.78044090090262		0.45816053103039767	5.839495025891864e-07	1.3498340938373652e-06	1.5874897858352947e-06
211	MA	interior	1.507596023314737	0.994011054986389		128.21553957315587		0.31896104985679863	1.1271610909464516e-06	1.6053503400948747e-06	1.6081364725320867e-06
212	MA	interior	1.533672917922946	0.9893823505790876		128.76142431069215		0.3175255897293546	1.0725908524755137e-06	6.763032836045e-07	1.5742873689758337e-06
213	MA	interior	1.8195090542510939	1.2765294858760465		126.93593824917681		0.21673711946218727	1.0975799516156285e-06	9.471329722056671e-07	1.5780468993836705e-06
214	MA	interior	1.5003447516956732	0.9832796461233873		127.69252155950903		0.32219768611526983	1.4607980170524984e-06	1.5857327902955756e-06	1.6396860052408857e-06
215	MA	interior	1.5943645657408088	1.0463251196899428		128.2730842358059		0.2914667819481372	7.08138145119509e-07	1.0269109973566505e-06	1.646722766052414e-06
216	MA	interior	1.14129722237257	0.7717812254895836		129.09121241841945		0.512673653641132	1.5663030443841648e-06	1.263087516018503e-06	1.6398532353115697e-06
217	MA	interior	1.651076209382022	1.1608756730637442		130.21140718051316		0.25658939828216326	1.169398128275485e-06	6.428299411568594e-07	1.6276379760267146e-06
218	MA	interior	1.9112002900970593	1.319447879709973		123.13520069481295		0.21780863120818975	1.1527465254353812e-06	7.984581193090515e-07	1.230857392047606e-06
219	MA	interior	1.7993307477185139	1.2994321249457395		127.42818296052918		0.2146648713244315	1.523550934525232e-06	1.2895579268922628e-06	1.6552707818235634e-06
220	MA	interior	1.341823074366824	0.8365753082119753		128.72858918563367		0.4117526890311093	1.0325970076528658e-06	9.857991330307925e-07	1.5305679239906288e-06
221	MA	interior	1.3208417184447485	0.8854764990955856		128.18112278855713		0.4043541076757261	1.4962589490948108e-06	1.3055111895229385e-06	1.6443809893598184e-06
222	MA	interior	1.8622220660212991	1.1947504476139856		129.74391278216228		0.22079718185667177	6.247862981377751e-07	1.5307618326277472e-06	9.921019351856024e-07
223	MA	interior	1.0985868057094887	0.7032354842675659		127.52781276063618		0.5707585377134925	1.4062899500590735e-06	8.538285677822694e-07	1.6327436548368686e-06
224	MA	interior	1.6336796446950017	1.106731480730508		128.87267570601153		0.27190585478066837	9.280394053102757e-07	1.38461475812211e-06	1.544018295217659e-06
225	MA	interior	1.5091681562626351	1.0556876965327444		125.20139730070423		0.32932450648767914	9.405801287501845e-07	1.5325351893776249e-06	1.6187897167927312e-06
226	MA	interior	1.674369233143377	1.1091675435117867		128.6473941459822		0.25991973057554146	7.206586716124616e-07	1.0699400963733305e-06	1.624739290881152e-06
227	MA	interior	1.449428142411268	1.0374050947570457		128.1846904071911		0.3373695186890008	1.1661340507432265e-06	1.4818220739444693e-06	1.5706612944316925e-06
228	MA	interior	1.4765298865207526	0.9983371783474442		128.92081257485532		0.3298200385286233	1.4127922103552115e-06	1.57548073023206e-06	1.4575291964219328e-06
229	MA	interior	1.353581563197888	0.9061657187617908		128.47130878818228		0.390001525999184	1.124504090074268e-06	1.5700102870677334e-06	1.5762569879884792e-06
230	MA	interior	1.1387378331051128	0.7578169850918185		129.19762006803552		0.5229496252785562	1.5301035767120653e-06	1.1681180027587653e-06	1.4863092405787633e-06
231	MA	interior	1.48466379590847	0.9723953353111229		128.74511530397305		0.32814562397445207	1.0660958939118524e-06	1.2128517621348788e-06	1.6449736948272e-06
232	MA	interior	1.5477003879697904	1.0667153839544177		130.53066204163673		0.29076892837930146	1.5123975388520343e-06	1.4780623186804876e-06	1.5043850531777105e-06
233	MA	interior	1.2156933330907782	0.7973132120743252		128.89823563662844		0.46785110144842545	1.4370166771742165e-06	1.098635740002606e-06	1.6468918575623143e-06
234	MA	interior	1.6172837902766803	1.0937711855334702		128.4155530223542		0.27877107851227517	1.431028880187809e-06	1.5191474558102917e-06	1.3710098943649085e-06
235	MA	interior	1.6681819017774773	1.1534488337283828		128.36481031237534		0.2564396707390233	1.269898895320214e-06	9.77895456949562e-07	1.6527597498288987e-06
236	MA	interior	1.4565873372407911	0.9288515685811364		128.77256980539045		0.352110340062525	1.0900572044973177e-06	8.477766172776786e-07	1.5569414277816686e-06
237	MA	interior	1.8531243354042737	1.2699892204294396		129.2051227294715		0.19941598184718184	8.513132908570349e-07	8.705360057787338e-07	1.6061990398792325e-06
238	MA	interior	1.8769845152756897	1.3525560777513508		128.92154438477883		0.19531162901135252	1.3401821015836166e-06	5.572949139315842e-07	1.4986084114984728e-06
239	MA	interior	1.900042700452399	1.3137089903135861		127.70122379660437		0.19481619256588134	1.4922261227274736e-06	6.152463956976384e-07	1.4599386338880715e-06
240	MA	interior	1.54835533659592	1.059366150636295		129.30034515029215		0.2929661390768128	1.6511637803066847e-06	1.547306599991333e-06	1.6178835715024034e-06
241	MA	interior	1.661570405606539	1.1089457480691884		124.84506236797348		0.28116462149999744	1.3943725159577125e-06	1.5600038501039446e-06	1.3423106937943026e-06
242	MA	interior	1.9805739019395998	1.2733940011550975		128.807827163946		0.1788950845492204	6.907441141592862e-07	8.311060303662759e-07	1.4905272162468483e-06
243	MA	interior	1.308991832845302	0.8662675498350222		128.0339138356666		0.4228258843668522	1.596639540848924e-06	6.270875405737803e-07	1.6306330665717324e-06
244	MA	interior	1.7867194844614651	1.115800487557794		129.5265343965071		0.23671007114345552	1.3028281623789468e-06	3.3804441682328294e-07	1.3335699176391737e-06
245	MA	interior	1.9778676847349894	1.3129894827596216		128.34943209424625		0.17951951436302818	1.1443058183077984e-06	1.2123461832633245e-06	1.3843311809141892e-06
246	MA	interior	1.6798652163527394	1.1773645708218416		128.13367521726437		0.2532431007143284	7.385884149930654e-07	1.185087185369548e-06	1.6379555785019456e-06
247	MA	interior	1.5878671384573342	1.1021802750906566		125.86033203358427		0.2986131149910528	5.460796078151314e-07	1.4347929147965984e-06	1.6236280522718257e-06
248	MA	interior	1.620003993242622	1.058694519943952		127.75680679826547		0.2841073509954976	7.606811993255752e-07	1.3137030515759775e-06	1.5977827894677398e-06
249	MA	interior	1.9456619043459495	1.3456635699522936		125.61561280203665		0.18854036754224182	7.458605371141752e-07	1.2121084927727125e-06	1.5444378196720921e-06
250	MA	interior	1.5087873911995224	1.0143452406527569		129.09554470592832		0.3103672700521549	1.594028081448157e-06	1.570321977277704e-06	1.6123838470082105e-06
251	MA	interior	1.699972425768296	1.090478877064351		129.3007003107972		0.2696128924406767	1.0054000470297486e-06	6.864949281904104e-07	1.1327977775818198e-06
252	MA	interior	1.6673720220018404	1.1460171918155433		128.3867139930781		0.25800654605824064	1.225842989828418e-06	1.1144884482883358e-06	1.6184218509473103e-06
253	MA	interior	1.2114636557390401	0.839190602941195		128.5753853970967		0.4667476420183736	1.2735547883380056e-06	1.2894356246744016e-06	1.6184637306551202e-06
254	MA	interior	1.7006658089772926	1.1493414437125977		127.96435236376934		0.2527521496479172	1.4416485485279514e-06	6.719889461315207e-07	1.5895490798680752e-06
255	MA	interior	1.786806806111846	1.1383838820602643		129.55014437684792		0.22948067048870446	1.0919568470546124e-06	5.191964065527091e-07	1.476078426941067e-06
256	MA	interior	1.4345175043115566	0.9396198019610313		128.3098508871111		0.35772961643049206	8.227007937846969e-07	1.156685894394221e-06	1.6316259459015249e-06
257	MA	interior	1.5230614772959108	0.9862252841672257		128.5999754599988		0.3173041198417103	1.5434588763040423e-06	1.1570214509676951e-06	1.4810786763945044e-06
258	MA	interior	1.615375804582906	1.014309896416724		128.66453060845558		0.2863023877622731	9.965209288395244e-07	1.6552523931907347e-06	1.4266499537562576e-06
259	MA	interior	1.2405509951017422	0.8336696149193813		126.43119442245779		0.47147669975893103	1.3987505997648878e-06	5.995676268124958e-07	1.6512935915937901e-06
260	MA	interior	1.6581427397192363	1.1513846281048201		125.47225673789237		0.2724454134446272	8.086226026885733e-07	1.3165976268859656e-06	1.6458230404014427e-06
261	MA	interior	1.6851299003428704	1.0506392875576849		128.5482690033663		0.2706344231829988	7.965476696970556e-07	1.1045975878749554e-06	1.348410155470567e-06
262	MA	interior	1.7257270255481987	0.9618310787424125		105.17461908992497		0.44722215808371346	1.2178701760447484e-06	9.178398617041261e-07	1.6431182121144763e-06
263	MA	interior	1.4247481432583078	0.9295035168422424		130.466454167912		0.35467671505623627	1.6222220393601274e-06	1.7478488810932784e-07	1.627343114992165e-06
264	MA	interior	1.1543129705110666	0.7014954858203037		129.08302707504507		0.5234682179776272	1.4536785283748324e-06	7.911868332780356e-07	1.612009124464185e-06
265	MA	interior	1.1637311967545305	0.7316739021721276		129.91208999279593		0.502350294682569	1.193662944898449e-06	1.586035689795779e-06	1.646026030828244e-06
266	MA	interior	1.4678988675261992	1.0646384091963759		129.47204921112322		0.3204111201988196	1.5639569546276875e-06	1.4283869627972089e-06	1.563842141273521e-06
267	MA	interior	1.4645319373226486	0.9632454461742354		129.32614710896303		0.3421624281639659	1.3510727084069728e-06	6.321053861320365e-07	1.564904670667855e-06
268	MA	interior	1.4115546137140855	0.8884748704788121		128.56691737787196		0.3765649435064765	9.622572023070637e-07	8.959103834894722e-07	1.5735153119017587e-06
269	MA	interior	1.6024832238306883	1.072415774372952		128.88176549952652		0.2828425708954475	1.2181822199577355e-06	1.3292143112074903e-06	1.4962327461720868e-06
270	MA	interior	1.5448830969214726	1.0193925191286832		126.86116708567825		0.31122199862113586	1.2608510260204375e-06	1.2736998826397538e-06	1.647604971564445e-06
271	MA	interior	1.137031296799212	0.744857959449503		126.88996111703388		0.5579665709530275	1.5594086681582598e-06	1.5447061849799574e-06	8.985270190155033e-07
272	MA	interior	1.3247040097264746	0.8357871358550732		128.67641673153366		0.41590559575134134	1.5515506783618623e-06	7.495555997976885e-07	1.5880308347505795e-06
273	MA	interior	1.4837964705467854	1.0118500199781573		128.53343447951025		0.3373340471824557	1.0300451890072432e-06	5.081091009563981e-07	1.6050205247449316e-06
274	MA	interior	1.7222272661641984	1.141021874936715		129.14016764672013		0.25093620950991474	8.36307805792322e-07	1.5707783330422461e-06	1.2840286389827529e-06
275	MA	interior	1.8192818179833201	1.1820635121731018		127.43954743999844		0.2346678354178525	7.223814052672122e-07	9.757726365450484e-07	1.2519731757617628e-06
276	MA	interior	1.5953827934843647	0.9696887488835837		108.78882966906266		0.4326371449562035	1.6495572578193262e-06	9.61714587068091e-07	1.5007640016736903e-06
277	MA	interior	1.4595190770447102	0.9471724562638694		126.23029752750398		0.3543877565445792	1.327678432549976e-06	1.4312790661643784e-06	1.5239235749805456e-06
278	MA	interior	1.6535426488394425	1.1677337042056948		123.390776529036		0.2827043048218205	1.2561931115263666e-06	5.964215484708337e-07	1.5865244637388074e-06
279	MA	interior	1.2874230032789244	0.848993697106952		125.39730625723737		0.45501103469599047	1.2529487214824e-06	1.605657922285976e-06	1.2324735109941116e-06
280	MA	interior	1.407781370275091	0.928516760291367		129.01278866941956		0.35815278466984524	1.1011463723106603e-06	1.5079647646322856e-06	1.6447124622798493e-06
281	MA	interior	1.5426341426165224	1.0039035361887254		128.73086707821932		0.3086947872658485	1.0523078223129123e-06	1.367099200782034e-06	1.5147265565454696e-06
282	MA	interior	1.902023187228571	1.2223794555795504		128.85538725896023		0.19786238899223604	8.246314241222508e-07	1.5202293182941973e-06	1.3810026502229616e-06
283	MA	interior	1.3083883555557503	0.865633208264207		129.08730385558675		0.4132052324831948	1.5818857191197146e-06	1.3035719765173458e-06	1.432732096147252e-06
284	MA	interior	1.6929874255275863	1.1144346310323674		129.19855819117282		0.2502679560339924	1.5659334960688094e-06	1.1094216637275372e-06	1.43711054697917e-06
285	MA	interior	1.4217939615622825	0.994377872356929		128.3855744174319		0.35383459935870737	1.434809486339095e-06	9.333474614733358e-07	1.5345181211658921e-06
286	MA	interior	1.664347094342624	1.084544346263802		128.77373082235815		0.2629949501739934	1.0681303691698146e-06	1.0412200464469896e-06	1.6090169605057791e-06
287	MA	interior	1.620223113374559	1.0540219998403937		128.73669249195598		0.27924731392072805	1.1847511525736104e-06	1.3876896719680079e-06	1.4308515488599942e-06
288	MA	interior	1.3106988375213855	0.8761224785738874		130.26638279836683		0.4038091498466018	1.2582315502729235e-06	1.645224805291279e-06	1.6544874631192942e-06
289	MA	interior	1.672468497710209	1.156648502144445		129.07680346871064		0.25221803203147897	1.4566120314910325e-06	9.874484872768469e-07	1.614945105533229e-06
290	MA	interior	1.4599477378064851	0.9515306055102238		128.48270595399578		0.3493005975312128	8.441674182725208e-07	1.5010177083298983e-06	1.422836020707244e-06
291	MA	interior	1.789260558353675	1.2465794957378833		128.39119413366518		0.22167644380957727	1.0108829166493139e-06	1.0559958213505943e-06	1.603809737774442e-06
292	MA	interior	1.4641630997079687	1.0176194857092435		128.16640512249703		0.3346132234015281	1.1123056205549457e-06	1.2268418029572873e-06	1.638154170305013e-06
293	MA	interior	1.6316544301253895	1.1077456496456526		127.44003878723568		0.2798990048931167	1.6382979618130046e-06	1.6362028082492787e-06	1.1767382228766074e-06
294	MA	interior	1.6011142689646187	1.0270332186251259		128.60796567095525		0.2879259934533486	1.2504012266767007e-06	1.5968221534988915e-06	1.438116427293937e-06
295	MA	interior	1.630580553683237	1.1815642960962571		126.64896667688895		0.27166264682791946	1.2451583464825613e-06	1.1557385895471063e-06	1.6088381296294123e-06
296	MA	interior	1.3587104926611482	0.8893885139330313		128.66568342595914		0.3890662347757607	1.560170008935035e-06	1.021395625555352e-06	1.6241118576303932e-06
297	MA	interior	1.29385200954774	0.7871251060060267		127.50033754046513		0.4685869577818303	1.6371479050755028e-06	9.016299556946897e-07	9.242861486334149e-07
298	MA	interior	1.4041469569475873	0.9453102232142203		128.27013436642528		0.3634226305336037	1.57434814530405e-06	1.3834329390970773e-06	1.5748914139134452e-06
299	MA	interior	1.6940822865710334	1.1627669829404295		127.01846794882911		0.25408116702904676	1.3255817438416592e-06	1.1910653086261279e-06	1.6025603464199992e-06
