## Supplementary material for "Assessing the nationwide impact of COVID-19 mitigation policies on the transmission rate of SARS-CoV-2 in Brazil": seiir_fits_boots_MG.csv

	state	type	beta0	beta1	beta2	tcut0	tcut1	delta	e0	ia0	is0
0	MG	estado	1.8318440675642034	0.691257980026888		82.76688888897957		0.4326057164638741	2.5126601709223083e-07	4.138897160770695e-07	8.225589528772287e-08
1	MG	estado	1.6777371004537625	0.6632383233579401		83.17400825422985		0.4618628408007576	2.5785816665609983e-07	2.25104686538313e-07	2.021575370767151e-07
2	MG	estado	1.862549086287741	0.7859853363878229		80.62062641674514		0.35367626736392527	9.373547279515152e-08	2.2935009987957877e-07	4.3974971310030783e-07
3	MG	estado	1.254421874466803	0.6071171627992159		86.38903963142553		0.5384030193195697	2.332771542862333e-07	2.8129003125447443e-07	2.9107532047497494e-07
4	MG	estado	1.9840357819985368	0.7710593295205654		82.11206438523566		0.36492098692392455	3.193525843411077e-07	1.6919214789147634e-07	1.9195340248751564e-07
5	MG	estado	1.2744157143109602	0.6145109223814277		86.87713854590625		0.5162600964430882	2.998458478635095e-07	2.9760770952611983e-07	3.046837981840679e-07
6	MG	estado	1.8411512734419837	0.6538251111641639		79.89976538794237		0.5050244178314447	1.8256806903349405e-07	5.532327971884896e-08	2.3701633193688874e-07
7	MG	estado	1.8082639309561706	0.5542182518618438		79.23336031904756		0.6112218077328949	1.634644597682008e-08	7.980305791966881e-08	3.3413621061176866e-07
8	MG	estado	1.5489513592639657	0.5119729710482045		81.413083503416		0.6882156651017912	2.647456012999771e-07	2.437009090886989e-07	6.391726566180966e-08
9	MG	estado	1.6010138316015086	0.814587600520688		86.49576963042321		0.3293515790834958	2.3589298629475993e-07	4.3530255427964416e-07	2.8233982533271457e-07
10	MG	estado	1.6128195241053414	0.56505142267262		82.23489291281062		0.5954388015114418	1.840105485135821e-07	2.4779088329131035e-07	1.0876078359563906e-07
11	MG	estado	1.9928329005234635	1.0930731853546145		87.4087040718667		0.17139412110303032	8.562558192462542e-08	4.0130259029551725e-07	3.8809276509586004e-07
12	MG	estado	1.5643644146938795	0.6109828052536661		82.76431293731171		0.5320050459869178	2.772640137635172e-07	2.5810372969476505e-07	1.6624603563428465e-07
13	MG	estado	1.961074921093653	0.7505647881036037		82.42810404107192		0.37564885563586603	7.094793685038954e-08	1.0583624405510286e-07	2.8211901387270726e-07
14	MG	estado	1.8811258929770467	0.9326634510534527		85.9591714372643		0.25007099195800064	2.52529610324924e-07	1.7033698775239333e-07	3.318342049368715e-07
15	MG	estado	1.8124661579657504	0.745626365471797		82.51689810152892		0.3811968805143858	2.873618671778827e-07	2.4603101108824458e-08	3.420986609341801e-07
16	MG	estado	1.6551828373954984	0.662374089537582		82.35752921886262		0.47119588695714554	1.1258094238913708e-07	3.451379654707933e-07	2.1262822593024238e-07
17	MG	estado	1.83272900151114	0.6115131151656551		80.5533298503579		0.5364980565981508	3.343940772246394e-07	1.8669464700497585e-07	1.0894804982926747e-07
18	MG	estado	1.9001305133067263	0.6870280663109899		80.57762050784875		0.44070915940173444	2.0084866879895415e-07	2.4071454616284157e-07	2.3402110855081022e-07
19	MG	estado	1.8123431562370724	0.683156265016201		82.5541894635921		0.44949542024032174	2.66215192357377e-07	8.10553575369311e-08	1.8485378597122207e-07
20	MG	estado	1.7496628885514425	0.6677091893232834		82.16734036504833		0.458218338277779	1.8604007927729544e-07	8.273369692495474e-08	2.883397324547285e-07
21	MG	estado	1.743785847365739	0.6898419577496138		82.68908857550662		0.44053958361524004	2.330317763016195e-07	8.301016502884714e-08	2.549079084853067e-07
22	MG	estado	1.4007342155269995	0.6347606771667436		84.51517821152142		0.4950809843515439	1.1869254843032547e-07	3.0636900419151086e-07	3.534309686175163e-07
23	MG	estado	1.5880627822470024	0.573392804194882		83.06507248874753		0.5802851944295693	3.771768927519333e-08	4.290729033957807e-08	2.5017347608317343e-07
24	MG	estado	1.7888733894169684	0.5948235537573711		79.71956395765463		0.5493302895912109	3.9516858278872797e-08	6.27284249409238e-08	3.7166053348915354e-07
25	MG	estado	1.764399561865553	0.6156136625935802		81.02707958009046		0.5275500477781337	2.9088855869595656e-07	1.864876551919977e-07	1.5759903709395706e-07
26	MG	estado	1.8647472917413255	0.7045157490127455		80.16388096116913		0.427006602963835	2.6511028731325894e-07	2.555801521009354e-07	2.889385378713834e-07
27	MG	estado	1.9733719903899052	0.628308845844443		78.30250311040696		0.5283632135580688	2.630651025693055e-07	4.2839650405205083e-07	7.672799039867295e-08
28	MG	estado	1.9072865332542568	0.573291503071923		78.59956465448242		0.586355249500431	1.3681896611632755e-07	3.087183463506255e-07	1.736289015011927e-07
29	MG	estado	1.5069832759396236	0.5924109283163257		83.29329140357625		0.5629975481356712	2.2366419257858808e-07	3.6801307250484736e-07	7.547129592242167e-08
30	MG	estado	1.9371519365810475	0.7012057514182346		82.6401270898599		0.42788408897231606	1.920684437629851e-07	2.317182798976239e-07	1.0487312585392e-07
31	MG	estado	1.4123312546236435	0.5833869416928062		82.61688021227138		0.5698182071844519	2.2533131045687478e-07	2.5268743927022325e-07	3.0275763346197657e-07
32	MG	estado	1.6603354010648839	0.6572006414470203		83.23732447038594		0.4755059740752981	3.140903327389627e-07	3.178030606735424e-08	2.341977569559547e-07
33	MG	estado	1.7612304436166297	0.6366366860183146		81.46234801933498		0.5100721697242113	5.825207705350498e-08	2.3761313541964822e-07	1.7060188227387948e-07
34	MG	estado	1.9430861601264613	0.7789033910748784		81.71994232138873		0.35847841499343647	5.863757877993931e-08	1.265172167319046e-07	3.316881862792012e-07
35	MG	estado	1.2609881310837052	0.5142229072789981		82.37289721797703		0.6812779740020956	4.9393178493715396e-08	3.5495532621269816e-07	3.277298017049569e-07
36	MG	estado	1.9781179268167843	0.7670468648557273		81.75575030360136		0.35744026676727186	1.7024072469396764e-07	3.3028922469309733e-07	2.613444156013504e-07
37	MG	estado	1.7212239128861997	0.6704335813369621		81.44695259924488		0.4628505236175338	2.1396245015626748e-07	4.728641903930744e-08	3.381078870128365e-07
38	MG	estado	1.684695771984706	0.7562869087515521		85.14959364609143		0.3670892047867407	1.9106394803690082e-07	2.48510856972393e-07	2.7977102482779787e-07
39	MG	estado	1.2076994171809932	0.5376919507460679		86.24035588437206		0.6285648202539239	3.3307729070752326e-07	3.313442157591451e-07	1.7005452908937747e-07
40	MG	estado	1.9405287186534443	0.8207550719599234		82.29002851991011		0.3286539504541874	1.5227352944126286e-07	8.17623356530333e-08	3.2739572163683375e-07
41	MG	estado	1.7707646162950659	0.8772276965368987		85.05599159441147		0.2878284677601805	5.382206259003574e-08	4.400317959305669e-07	3.2601978812949464e-07
42	MG	estado	1.4409903382827731	0.7981011238093959		87.20736959469748		0.3390917363480147	3.59379959152269e-07	3.899774490721652e-07	4.520243469865825e-07
43	MG	estado	1.7805710656101617	0.7136114670597997		82.34915679438693		0.41571662784054575	2.1429804611445192e-07	1.2373236330742717e-07	2.7847124213721207e-07
44	MG	estado	1.9355920361113566	0.8377275967874495		82.6527255273414		0.3069747248613964	4.10170866365936e-07	1.4414822489287135e-07	3.25304108587335e-07
45	MG	estado	1.5891968458872374	0.5947374723212416		83.33657036030098		0.5467911831344878	8.608937423151158e-08	1.960671705358564e-07	1.9020529538097664e-07
46	MG	estado	1.6689900676144593	0.6610338910014062		82.10800472088962		0.48055788790395465	1.857263929135603e-07	7.042819713312044e-08	2.759756965366528e-07
47	MG	estado	1.808795653900411	0.881190440594393		84.44810818822067		0.28242287992495924	2.1032121424965783e-07	2.69368115300094e-07	3.7991356920886524e-07
48	MG	estado	1.776024885391904	0.7389604283697104		81.61189962636429		0.3975044986016784	1.0441873276533703e-10	2.5622009792956724e-07	3.5498907793919105e-07
49	MG	estado	1.4768691912989018	0.5368012966929715		81.84069406737423		0.6486813138799187	3.2052275885795953e-07	3.484032336876824e-08	2.321635112112698e-07
50	MG	estado	1.780989569536332	0.7982600325335965		82.96019717011298		0.3472381673314281	1.8658869882914596e-07	1.413911063458478e-07	3.401841098950377e-07
51	MG	estado	1.9682948687406128	0.8714432998442244		81.00454264836557		0.3028518061365811	3.7298087637396165e-07	3.3230185911975193e-07	2.607356723574761e-07
52	MG	estado	1.8854941438839585	0.634457015689761		78.34346156544187		0.5068574028991121	2.1307125445143472e-08	3.0754326582122825e-07	3.3854877629988305e-07
53	MG	estado	1.9543561352288363	0.6034819126838225		79.77592604072473		0.5318428368896143	4.821690224442211e-08	2.2629620951787244e-07	2.086980820275926e-07
54	MG	estado	1.7117892559318952	0.542003785698607		80.82844209057744		0.6374269745541769	5.915363364619976e-08	1.0994367405726742e-07	1.830753078484477e-07
55	MG	estado	1.2420542120446003	0.6014179543079009		87.62152191443498		0.533746867395806	3.963517751391433e-07	2.2231945918735997e-07	2.56722852658294e-07
56	MG	estado	1.6406990893675995	0.5835369625809167		82.28509565117831		0.5840361820030798	3.093816011303765e-07	1.3380834773154227e-07	8.486632950587705e-08
57	MG	estado	1.8920012135385216	0.7336741952359216		82.23988662720568		0.399351064342594	1.346855970605255e-07	3.907453138878961e-07	1.4681701006963783e-07
58	MG	estado	1.7423398888017185	0.6281375121823846		81.93342742494096		0.4997985724961541	1.084818914209911e-08	1.6960691611454607e-07	2.6527162568508333e-07
59	MG	estado	1.9415553440722042	0.7381825334777115		82.64670549547421		0.39103959988711384	3.362530257606655e-08	1.684897095723461e-07	2.2594663423543651e-07
60	MG	estado	1.9432035463100044	0.6989879704464007		82.46384902062563		0.43161167194231215	1.6956946072562467e-07	2.1141430201176688e-07	1.1654264508109148e-07
61	MG	estado	1.9852185999152514	0.9639581470651176		85.89417115158945		0.23147286627239236	1.7941654216110178e-07	2.4117833193752494e-07	3.002920182223892e-07
62	MG	estado	1.5773237038972316	0.62719461818876		84.17827275493921		0.5153216419783335	8.024961775708342e-08	1.1829672431640441e-07	2.0836608319325325e-07
63	MG	estado	1.7681394544081024	0.6163205508631248		81.78517559376628		0.5163144459703661	3.5391733125495024e-07	4.148967832856808e-07	1.7865998942258167e-08
64	MG	estado	1.8697866066689126	0.5770151232188213		80.06910236060067		0.5877778043855841	3.871340888702956e-08	7.789063001615771e-08	2.140386157521009e-07
65	MG	estado	1.6920377919511633	0.6798822203372958		82.63051732286709		0.4561988178132816	1.9203442976067747e-07	1.4381003580957663e-07	2.430838284785043e-07
66	MG	estado	1.8961147769101792	0.5786374717252912		77.61816746196004		0.586805347445221	3.8536885133456497e-07	3.915752989553072e-07	1.3226801388195675e-07
67	MG	estado	1.8695891515914567	0.6179774698597584		82.57985250140754		0.5110703202642547	3.966791534264309e-07	2.454866644390409e-07	2.2620219358221642e-10
68	MG	estado	1.982976306619556	0.6746023440893884		82.33487974722732		0.45402878201285946	1.0617495996963507e-07	1.53589267801129e-07	1.2308510797493308e-07
69	MG	estado	1.889176395672554	1.08283983703007		90.55056002992062		0.16395573781563832	3.11938715995325e-07	2.003805549719054e-07	4.519791238950291e-07
70	MG	estado	1.8121928943568353	0.8042874568743912		82.28461619414284		0.33668821387323244	4.1268667411314415e-08	2.9026638870041667e-07	4.075533684187318e-07
71	MG	estado	1.9805818416735006	0.6937758021036424		81.21165852943844		0.43085445015387763	6.362369397977411e-08	2.8513050049243634e-07	1.8574203641496294e-07
72	MG	estado	1.7943706760848555	0.6800010370065391		81.57930982371768		0.4566019030246709	6.890630958694031e-08	3.05312356265496e-07	2.0194363875327276e-07
73	MG	estado	1.9828244148241	0.6539228521039984		82.48073276204676		0.47578919682679754	2.6522473960136314e-07	1.319309409301215e-07	6.451948660879948e-08
74	MG	estado	1.909530661271419	0.7974122229846421		82.93231463405532		0.34116439466214626	2.850650334896183e-07	1.6374848429732005e-07	2.628837650979052e-07
75	MG	estado	1.7955264985038946	0.6960189292060464		82.72102994657331		0.4311614845813228	2.0915725114766352e-08	3.598415920978606e-07	1.7407268391764433e-07
76	MG	estado	1.8547150457197037	0.6507549473984441		82.01191568237792		0.4854089365570533	1.886045570432921e-07	2.3321635351277405e-07	1.0045315293908619e-07
77	MG	estado	1.4679166864286206	0.5207239185683417		84.74955562079786		0.640765428482589	2.595760868683527e-07	2.3564059105765683e-07	3.524439126535391e-08
78	MG	estado	1.9649516766555517	0.5643229810184706		79.05264815055888		0.600123773699403	8.195112561484414e-09	1.2046175218660695e-07	2.1727690709172176e-07
79	MG	estado	1.8976455565922148	0.7550305774890064		83.75078948283486		0.37426126569699303	7.18075686148011e-08	3.4148273876535805e-07	1.542322737975898e-07
80	MG	estado	1.7933694305812216	0.6592204514035163		78.02891718466249		0.4865625281737386	8.705786863392206e-08	4.5595951571209356e-07	3.575038515161756e-07
81	MG	estado	1.8574715402780098	0.7836220597991946		83.79210135664249		0.35095772129765374	1.686858792240841e-07	3.551584119709703e-08	2.8973887933701213e-07
82	MG	estado	1.5059903026850436	0.6533522584411324		85.06584778803003		0.47393472826071964	7.408691900163233e-08	3.295220088827461e-07	2.281143864353801e-07
83	MG	estado	1.7862659942023393	0.8364624929003466		82.63511021552695		0.3139489768124272	4.2489088269549183e-07	7.599551424412805e-08	4.3557728445290617e-07
84	MG	estado	1.6496885359912064	0.5522465398675255		82.43477986846734		0.635497761718033	7.314587014296893e-08	2.4659983624628937e-08	1.6468418191759925e-07
85	MG	estado	1.5703032538176613	0.6738387408038076		82.60663838104516		0.45621910679038186	2.6480061574383146e-07	2.4555759850380594e-07	3.173350224290375e-07
86	MG	estado	1.5161153441192798	0.5660968316040504		82.20217268205874		0.5922940700321437	3.5705228081566885e-08	7.299215748082501e-08	3.3950534071314656e-07
87	MG	estado	1.9740619432822983	0.7222177127820312		82.46690354623023		0.40862088811853203	4.221374147497338e-08	1.832338545966509e-07	1.7855851114736587e-07
88	MG	estado	1.9804479191461974	0.697091315448209		81.62966126794298		0.42530983338960965	6.189871706126527e-08	1.0227387078319476e-08	2.7622095198621203e-07
89	MG	estado	1.4735483793113342	0.6054320314515661		82.78223656371406		0.5395032030207921	3.23905246417456e-07	2.4972161147185755e-07	2.293653212932074e-07
90	MG	estado	1.285781414346833	0.5288876324993594		82.34263149471701		0.6608670837822879	2.578980777148969e-07	4.548015303650495e-07	1.831646066017658e-07
91	MG	estado	1.4376949342317227	0.7486955575566948		88.56967815778633		0.37857833712912686	1.1401817922404646e-07	2.6235045487652946e-07	3.5217080018425365e-07
92	MG	estado	1.619692601184689	0.8160803881711101		87.27364842372215		0.3261004628356151	4.208835665726744e-08	4.5412691449512986e-07	2.849910179153054e-07
93	MG	estado	1.734505800799438	0.5308617182969004		76.22200990678732		0.6820173813498782	3.7419389632245405e-07	2.2366040818148107e-07	3.4097969596924236e-07
94	MG	estado	1.2999752750279887	0.6852811066339423		87.88633498670946		0.43438015700022853	2.0779265805726442e-07	2.801465586495989e-07	4.4951429320684424e-07
95	MG	estado	1.9421931981315599	0.5723451825923932		80.08715321329251		0.5875579115450658	2.9102213071453107e-07	1.8756379296802553e-07	4.395302571997555e-08
96	MG	estado	1.829157502583852	0.7650725202479508		84.71671821606758		0.3693290452985357	2.3990703423534275e-08	6.45114105123056e-08	2.5486739828990326e-07
97	MG	estado	1.7822095512043077	0.6777728192219844		82.7999904549562		0.44448098966470806	4.192105659091741e-08	7.68847314424446e-08	2.9631400680129037e-07
98	MG	estado	1.7870296246699235	0.642888539664589		81.47712695238262		0.49009095879843	1.3754678990464141e-07	2.2696718982615975e-07	1.9835986675117958e-07
99	MG	estado	1.680997278494111	0.6883295376735694		83.67165653868558		0.44134389974303656	7.423013715447426e-08	2.3780301898861073e-07	2.26074560305848e-07
100	MG	capital	1.9973071851614628	0.5012764932566001		82.31667831980666		0.5896548025553288	1.4895995030247432e-06	3.45750857668869e-06	3.5315690021816955e-06
101	MG	capital	1.5059064859028761	0.4705610432072447		85.1767278865219		0.6382114582325663	2.778189853852029e-06	2.5164277220972683e-06	4.042435643996554e-06
102	MG	capital	1.9888957189558862	0.553853562517633		84.55476219191561		0.47510055438750576	1.556390890893595e-06	3.3818558917828257e-06	3.2325276623210303e-06
103	MG	capital	1.9220079661318084	0.6490845958408964		86.65203368683214		0.3531611123267492	2.947811752733578e-06	3.490693253844217e-06	3.988000797701172e-06
104	MG	capital	1.905420768361852	0.5290371433394414		85.03978480989325		0.48752897167509224	2.4775994636296153e-06	3.492021705274434e-06	4.022030900450985e-06
105	MG	capital	1.9607005335303378	0.7644559174711529		88.52434402480681		0.2575355652139132	1.4726750564069176e-06	3.918027049194446e-06	3.979959286850227e-06
106	MG	capital	1.861986776864699	0.5942199286265236		84.91211254566349		0.42689299325006863	3.5936252300521463e-06	3.78889499365812e-06	3.7626767387108424e-06
107	MG	capital	1.8107860746740867	0.5856990388598698		86.82880629076622		0.40505347517846374	3.9690983847433035e-06	3.950840052828673e-06	3.610917091654968e-06
108	MG	capital	1.572138476759517	0.5419270879826852		88.31357881969105		0.4761406969870763	3.6658682663488393e-06	1.5076077189990214e-06	3.5444174546178846e-06
109	MG	capital	1.9798678043894158	0.7661901904492259		88.03581601269514		0.2730983039638486	3.3980600732650277e-06	2.3268516151748687e-06	3.032934779380889e-06
110	MG	capital	1.9296014483250745	0.5644672994521456		84.94073736781196		0.45110710597261405	3.87673554298626e-06	3.451407359264164e-06	3.601890004822607e-06
111	MG	capital	1.9975151546820302	0.5260923870325402		81.86559070319632		0.579156874931468	2.7795057281162263e-06	2.701858089039631e-06	3.3313714038446398e-06
112	MG	capital	1.9630552246903872	0.44856896151734066		83.82249876877054		0.6377504030187164	3.82974448961431e-06	3.025114887609511e-06	2.6867933732694635e-06
113	MG	capital	1.8634603131744456	0.5083250997241217		84.03514618088084		0.5466017011008523	3.598365660620222e-06	2.3579140696302755e-06	3.976177146520101e-06
114	MG	capital	1.6133300920972675	0.45829599028536505		85.48312841045701		0.6282130327284481	2.783078698122103e-06	1.4754225559208926e-06	3.93401545640437e-06
115	MG	capital	1.6477469810797096	0.4231342761576466		84.51845447346017		0.6891218962906023	2.0152997693278364e-06	3.194567966868079e-06	3.473662264819154e-06
116	MG	capital	1.9978698345840165	0.5661237768907199		85.46374322741133		0.4434295449596421	8.382720922304036e-07	2.9965970058886717e-06	3.450117151936517e-06
117	MG	capital	1.721009613446604	0.4802591575084116		84.72735514982152		0.5992262915240321	3.925587466525081e-06	3.1539902611222306e-06	2.3357326545613885e-06
118	MG	capital	1.8214538025875	0.49336085225929444		84.96433240567612		0.5579902878595496	1.8628726363740053e-06	2.912572655271431e-06	3.647724961815835e-06
119	MG	capital	1.4211026183155304	0.6175430295195876		90.52821956282867		0.394085106372803	3.410569666726947e-06	3.2996172524490876e-06	3.999246997642771e-06
120	MG	capital	1.4965857233288762	0.5293542529255656		87.00856000337374		0.511549605397075	2.583021007207114e-06	3.253956460280449e-06	3.833496246021437e-06
121	MG	capital	1.9924754562238085	0.563190560997181		85.82257787999542		0.4323573147737812	3.94036266709174e-06	2.1491713171976303e-06	3.5645284296943396e-06
122	MG	capital	1.6440470410176755	0.5263500706394962		85.55758305263085		0.5144395055668706	2.680526213044181e-06	3.4600543586064645e-06	4.018203040109719e-06
123	MG	capital	1.4764737879125613	0.484082812211147		85.83836747231354		0.5966204814724054	3.3567735760259476e-06	2.52999258365486e-06	3.41623704165288e-06
124	MG	capital	1.8290695978468363	0.672560096479327		83.33884752252665		0.40243287050474763	3.514805837563532e-06	3.7803102766665332e-06	3.655836574069217e-06
125	MG	capital	1.8841667660390358	0.5009840240349788		84.3768100537903		0.5599403200655594	3.479356999345246e-06	1.119762540601107e-06	3.9246287904255656e-06
126	MG	capital	1.382478534056994	0.48764365325950526		88.89872777609982		0.5379238125029985	3.7037791945540406e-06	3.7790935469630286e-06	3.1418617279987943e-06
127	MG	capital	1.6947249441226928	0.5505402268889538		87.26257993257558		0.45618077808453594	3.685245960574607e-06	2.4073404931649182e-06	3.410502759705416e-06
128	MG	capital	1.9498039391797135	0.5687887567285062		83.71805534220663		0.4799629774219659	2.218896610083473e-06	3.997419230236637e-06	2.982550985056846e-06
129	MG	capital	1.9170836834294762	0.5731823220536783		84.16989493313284		0.468437595983805	3.665721967388452e-06	3.8646271268842335e-06	2.3988723188148124e-06
130	MG	capital	1.8634680139536142	0.5362001331240527		84.72708610451829		0.5038563130025168	2.7832255831300298e-06	3.3754650628670236e-06	3.244245026203889e-06
131	MG	capital	1.8878376193950224	0.5769267775430522		84.40360562414493		0.4711970241835647	1.6515184107462634e-06	1.4092018656028817e-06	3.892481817643473e-06
132	MG	capital	1.8985119043356113	0.461072870446763		83.36280064854992		0.6235677351995986	1.7983289131702133e-06	3.256237432487434e-06	4.006726048607127e-06
133	MG	capital	1.8819547749632097	0.49976991830915835		83.73459525937456		0.5665323258119862	3.4970921443740483e-06	2.536817636960857e-06	3.6735142605348184e-06
134	MG	capital	1.8740693432255622	0.5225171455042394		85.22516254994167		0.5039334707432687	3.860391157234843e-06	3.7085653187527524e-06	3.2220005498847784e-06
135	MG	capital	1.9567444270761278	0.6636165942073143		82.92164418041517		0.40347586872648933	3.158699569773088e-06	3.4554525512179116e-06	3.7320929656458033e-06
136	MG	capital	1.764359334178741	0.5006538456264604		84.80263198574136		0.5415675660385227	3.5616627846795697e-06	3.4596003497163686e-06	3.977426553047896e-06
137	MG	capital	1.8666550855121562	0.4882638015280167		83.49465371512153		0.6019455305628348	3.6035651288588103e-07	3.3828016607601554e-06	3.930055646330312e-06
138	MG	capital	1.500176057197356	0.4367621928845082		86.58361430542068		0.6595674462741298	3.3676472149665274e-06	1.603044834123952e-06	3.1295087284567026e-06
139	MG	capital	1.6052023975097676	0.5054373633344506		86.39710681660131		0.5299360872050418	3.6906671455872156e-06	1.8704446328392735e-06	4.045106604501322e-06
140	MG	capital	1.5535320934033146	0.5489904605797765		85.74328287004627		0.5008651089819891	3.765788270033638e-06	3.752860539774519e-06	3.594635172290397e-06
141	MG	capital	1.8795140858266062	0.607926164634471		87.05872273115608		0.3850899601304453	3.919187831248702e-06	2.1276071678257792e-06	3.6234797241740753e-06
142	MG	capital	1.993996187658233	0.47851629732754875		84.76190046337436		0.5701954467180623	1.320008183582539e-06	2.566378295352316e-06	3.0408779045437404e-06
143	MG	capital	1.9781093044392248	0.7720796725741023		84.28333305712516		0.321818959657371	2.6428468693375037e-06	2.9129448264025476e-06	2.986541454730671e-06
144	MG	capital	1.9862611547625137	0.5221811150028819		85.7647037179296		0.48879128872804356	3.7160183252319396e-06	3.6239371510009893e-06	2.3829936156992453e-06
145	MG	capital	1.9486927447861313	0.41336266776071917		84.29255549308267		0.6862017375310251	3.4222803544166775e-06	1.095807061486755e-06	3.4060535845392013e-06
146	MG	capital	1.484741236926157	0.4911462513295024		86.22116434652547		0.5719857708450728	3.900124092453725e-06	4.033529630408131e-06	3.2483596500881508e-06
147	MG	capital	1.9759913109722216	0.5492712111837595		84.49309637898962		0.47601481284110053	2.981330235554169e-06	3.6182007186635383e-06	3.2484802192798985e-06
148	MG	capital	1.4724677829105808	0.48091143359932026		87.75150674105882		0.5658242503924096	3.858353768290755e-06	2.2898681455748675e-06	3.31097768733841e-06
149	MG	capital	1.8064710944620872	0.4483925161998855		84.46065405363625		0.6243372752675106	4.792432646883039e-07	4.026421945130377e-06	3.6934344117663434e-06
150	MG	capital	1.8437963759889844	0.5294154876006775		82.22267025627983		0.5668734067540208	3.850245669916473e-06	3.894552307353504e-06	3.362181213985839e-06
151	MG	capital	1.8003374288851643	0.4550108283589756		84.14191483125107		0.6200586273994193	3.610245567599788e-06	2.3144938981159848e-06	4.02465334107372e-06
152	MG	capital	1.9665029749910288	0.5475332475115104		83.7711645523537		0.5086897625653031	2.482032965825396e-06	2.4713777623421956e-06	3.915258356136598e-06
153	MG	capital	1.576979785904135	0.602557319076747		88.48811590872434		0.4059999184900355	3.0808768658302137e-06	3.0929165817495424e-06	3.914098109919416e-06
154	MG	capital	1.932228787885558	0.44459130627387616		85.08011390689887		0.660065252531053	2.742908690315908e-06	3.934639794542525e-06	1.0838713687423585e-07
155	MG	capital	1.9400162822726261	0.42386269706149554		83.66180367140473		0.6717258286302077	7.708856199015701e-07	3.970126286659474e-06	2.7207147246557607e-06
156	MG	capital	1.9042934168360088	0.5167974351777324		83.96487974682351		0.5485590380168546	3.3681572058523166e-06	1.6303279526341118e-06	3.414432033488398e-06
157	MG	capital	1.520395229236332	0.5153368132442928		87.26067190509575		0.5241215345537497	3.562610269611967e-06	3.8106974012227036e-06	3.0504697593207773e-06
158	MG	capital	1.907634854796904	0.4557129624963045		82.93158836862334		0.6572285999824661	3.878984842912648e-06	2.6036841539276647e-06	3.932411254953639e-06
159	MG	capital	1.9883620682718677	0.516856474614666		84.07453213806276		0.5281517962452641	2.208029519771662e-06	2.9048894574255554e-06	3.69958332249334e-06
160	MG	capital	1.9949147290338842	0.5612602122277255		83.71539618944061		0.4745686992087694	3.7615727389635607e-06	1.5740265197465383e-06	3.968736270492596e-06
161	MG	capital	1.9431527485536062	0.5604412811377261		83.57682125912912		0.4786564775663621	3.85341577464228e-06	2.9861241106503677e-06	3.6023331582847585e-06
162	MG	capital	1.6916436156546872	0.5971700641189389		86.15181370438323		0.41751847528689995	3.5640762914785118e-06	3.819710003126503e-06	3.982251611729038e-06
163	MG	capital	1.685738204701132	0.6407084985012632		87.73959595565465		0.37216279926881307	3.5032902307760557e-06	3.061982821941404e-06	3.8861611347916285e-06
164	MG	capital	1.7231032684408383	0.4862379807618543		85.50443899227959		0.5679066930878328	3.7692582760594e-06	3.684654445166643e-06	2.158431119006873e-06
165	MG	capital	1.831952952594554	0.7086257152409174		89.15549688064237		0.2844176118041626	3.87770222674998e-06	3.5991394050708667e-06	3.859685760760282e-06
166	MG	capital	1.9915623900446333	0.48644378254982057		84.50912707366291		0.5777055554695989	2.4344519518750384e-06	3.5115544644094747e-06	1.7714282249264342e-06
167	MG	capital	1.8728196135218262	0.6314170878205279		84.34189958568035		0.41537458833824425	2.492390929052771e-06	3.188956785135429e-06	3.8006535686201653e-06
168	MG	capital	1.836860417981745	0.5639016718454943		86.7337182157868		0.4454126490843582	1.8479809539740364e-06	3.8485323832295535e-06	2.630407456185191e-06
169	MG	capital	1.9440331507506454	0.5448702680389966		84.35680445333617		0.4978261451461466	1.4211472902135337e-06	1.952727732986894e-06	3.7513824821688573e-06
170	MG	capital	1.9560586089604013	0.5235062653893804		85.46512842536023		0.48722336294999874	3.8744140575565745e-06	1.2620117965548938e-06	3.823898501056208e-06
171	MG	capital	1.8413764905479242	0.6419585043042073		85.57423006305821		0.383930012797613	3.2118173484355004e-06	3.8054145644228714e-06	3.897520864981312e-06
172	MG	capital	1.593969802782297	0.47676320261929667		83.94640017985374		0.6341911319795823	3.283306508737137e-06	3.020688135735087e-06	3.1756649204672113e-06
173	MG	capital	1.934268465335966	0.6486029266308467		86.89803890050348		0.34051680844571414	3.857899060625548e-06	3.3460119399144416e-06	3.7111771984101916e-06
174	MG	capital	1.7026713029770568	0.5695832882078521		85.05805680349334		0.4752982566194083	3.944536601616148e-06	3.7383484056300388e-06	3.3010969057056214e-06
175	MG	capital	1.878284272087555	0.44884664570603033		84.65315910715273		0.628952281490495	2.6589278691945743e-06	2.7715774852857176e-06	2.4339798306717257e-06
176	MG	capital	1.8591404191730712	0.5217067922289473		84.27539625856107		0.5409193634469194	2.2371667575002902e-06	3.5611648318883177e-06	2.6206870562592148e-06
177	MG	capital	1.7333713632026366	0.6570758550630728		89.16120997858825		0.3294797959435254	2.6922466973648613e-06	3.488495634809095e-06	3.9582471395818494e-06
178	MG	capital	1.8312822945765126	0.5084114884113633		85.13530720473571		0.5378203017753198	2.5202969779425014e-06	3.919676280635183e-06	2.8165330620843043e-06
179	MG	capital	1.9121184066119352	0.655379091379517		87.57838965273714		0.3385926669176743	3.740806751275759e-06	3.1105459146500483e-06	3.580149074970402e-06
180	MG	capital	1.9421522288493576	0.6492137610405583		83.28727689914977		0.402171888107438	3.7518728630743457e-06	2.8301602042606842e-06	3.993410324401686e-06
181	MG	capital	1.6416726108577309	0.5600721451761652		88.74236798364991		0.43685637882269696	3.215030283243059e-06	2.0900034553099656e-06	3.6366321607081443e-06
182	MG	capital	1.9713589070961492	0.4917316861929114		82.69861295010845		0.6287425293019342	3.133224960324572e-06	8.218307144848524e-07	3.411695402496979e-06
183	MG	capital	1.976235811464495	0.453863919238632		82.84752448446146		0.656108449287914	2.3559405981318198e-06	2.389058048316449e-06	3.5257492169743947e-06
184	MG	capital	1.4834888406939832	0.6130326007978333		89.82056970925198		0.40821103573469075	2.6669696344985244e-06	1.830645713084503e-06	3.935611915214349e-06
185	MG	capital	1.8022981594502905	0.7043327781194416		88.50002979657435		0.3129923520317535	8.98271727759254e-07	3.616096136307466e-06	3.980992907657031e-06
186	MG	capital	1.7265741579526077	0.5330132549269453		85.69416304100645		0.4866082151152697	2.9594043200415055e-06	3.2406176577482197e-06	3.889679917028003e-06
187	MG	capital	1.8716729993816994	0.5437103423295198		85.54307625471141		0.4819057727811912	3.249603804869493e-06	8.680963775101977e-07	3.6931367524823105e-06
188	MG	capital	1.5982081357919766	0.5531759970563515		87.55209945643799		0.4484427752623529	3.994041813081878e-06	3.5553149903235925e-06	3.7465979460885342e-06
189	MG	capital	1.993864020979447	0.4698860687396907		85.16282696199318		0.6368423189347081	3.338380930942863e-06	3.2330933276372572e-06	1.1822783644742626e-08
190	MG	capital	1.977484296413831	0.6307126244574196		85.77182446953626		0.3750346282739349	1.874083552530658e-06	3.725186021325812e-06	3.7498510192135478e-06
191	MG	capital	1.4720634594020985	0.6517957910060092		90.16414688788821		0.3673904946934549	2.8629930593126647e-06	3.5538816855418753e-06	3.75475209757924e-06
192	MG	capital	1.9048884097500627	0.4384256457912722		82.890558611475		0.6826097289734911	5.057255815259071e-07	2.6261576769035077e-06	3.4810275166102462e-06
193	MG	capital	1.7303765714861914	0.4856826478248253		85.21204223307377		0.5676468918274332	3.294790321644818e-06	1.2468804831278038e-06	3.884705907166405e-06
194	MG	capital	1.9985782332423605	0.44648535299270525		83.21802478571612		0.6504653740994584	8.20346158827877e-07	2.668676647177159e-06	3.4493592510181964e-06
195	MG	capital	1.7838228627063568	0.5705374716534936		85.16353139236244		0.461575322989732	3.838997800094164e-06	3.6905362686141128e-06	3.471148687349616e-06
196	MG	capital	1.9120035555943573	0.5696458081808903		85.90274154614565		0.43960209834710784	2.7717070897913666e-06	2.6139906471537068e-06	3.827368670588122e-06
197	MG	capital	1.9806634691549885	0.4489553843784151		83.26080730384597		0.6493568436502728	1.830574023863402e-06	3.715835075791876e-06	2.9067567035024456e-06
198	MG	capital	1.9345719353282913	0.5059769717116515		84.1761136477102		0.5552079265563127	1.463339083922569e-06	1.2973271774427298e-06	4.012890619980786e-06
199	MG	capital	1.8871955173080806	0.4878471554473299		84.5353883580921		0.5811902051980524	3.9286707190415685e-06	2.362599239298149e-06	2.4829879128437147e-06
200	MG	interior	1.9212725875615375	0.819126142912799		83.07941803251921		0.3663311129343745	2.926319496254671e-07	4.1063445229039696e-08	8.723240480108103e-08
201	MG	interior	1.7799059796360024	0.7733703050279825		82.7627655472832		0.39626986371362005	6.310257171076317e-08	3.6323030211079497e-07	8.638843691290921e-08
202	MG	interior	1.6173105634367393	0.7601062208658382		82.18627738123982		0.4139029112901518	1.9113470337633767e-07	1.8164161376499458e-07	1.929743102094043e-07
203	MG	interior	1.8734868322725813	1.021350589668602		82.14937679331831		0.24843693089504376	2.745176213411191e-07	2.253325972552834e-07	2.1268250469177615e-07
204	MG	interior	1.3028767817075189	0.8342557390633588		93.17419592533234		0.3404563867153113	7.418109835096684e-09	4.877214680298608e-07	2.718932668242243e-07
205	MG	interior	1.9714841450116356	0.9717274620900592		82.801951652878		0.2651240302450036	2.2603752757435232e-07	1.6729441554202238e-07	1.741275445738795e-07
206	MG	interior	1.72910092745948	0.6264336720045756		82.02337032439841		0.5590955690942849	1.6910515039745686e-07	2.0189964518878957e-07	2.071969142889244e-10
207	MG	interior	1.9820151129184291	0.7020636246284058		81.66119154958187		0.46589126804558795	2.4758386542175845e-07	2.1584283027266345e-08	7.027198006111045e-08
208	MG	interior	1.9572073084136368	0.8707189446975598		82.61774772721729		0.32759402301491364	1.9715601653526138e-07	8.831058865885604e-08	1.3782145950975655e-07
209	MG	interior	1.9096860931461492	0.860551853234214		80.4976994797631		0.32850701468671556	3.503562505683902e-07	2.716181874619716e-07	1.7059231220173608e-07
210	MG	interior	1.6072657000806583	0.8519904057710276		84.01000814962528		0.3382500526333562	2.0005356448880914e-07	3.2431011038050033e-07	2.0620844235623967e-07
211	MG	interior	1.5551714343977974	0.9029019902137143		84.68285964177555		0.2996873814159253	2.2865835211096464e-08	3.602380854855591e-07	3.781417216143024e-07
212	MG	interior	1.314583104046273	0.8230020775091346		89.27821524657071		0.3578521021114918	5.2031003987407835e-08	1.3465361116779694e-07	3.9389865001646984e-07
213	MG	interior	1.7109968525893915	0.8835140757389508		84.1356528099315		0.3192705634996934	1.0423642538717864e-07	3.8853973140650185e-07	1.5479344188904452e-07
214	MG	interior	1.99003817423128	0.8659317959714394		81.44024614893699		0.3241228205462952	6.905222528170243e-08	3.020015069229252e-07	1.6005420574581364e-07
215	MG	interior	1.8180816608815855	0.8248478152820259		82.35254672233819		0.35901263277673523	2.8532338575942927e-08	8.881955682925182e-08	2.2248984785231637e-07
216	MG	interior	1.0069617734721925	0.6719303026903197		93.00222556519407		0.4925360922725627	3.9047742612812694e-07	1.8288892898623227e-08	4.81725647613284e-07
217	MG	interior	1.9914848009384527	1.0186075936907941		84.14503961020577		0.2292111240520556	3.267959137667331e-08	4.225139148300628e-07	2.1461874001654584e-07
218	MG	interior	1.8758131401449185	0.8399780836011718		83.61475345193715		0.347639968566747	2.765152733836965e-07	2.053161079674235e-07	6.258063390491091e-08
219	MG	interior	1.8039835370514434	0.7688356809413258		82.64585682348597		0.4123519281588929	1.345007488879071e-07	3.136738318136979e-07	3.568115133191664e-08
220	MG	interior	1.8232280736229196	0.9474246783202467		82.12098805316735		0.2837280020846654	1.1828414575807932e-07	1.825377027147998e-07	2.5273461617045657e-07
221	MG	interior	1.9272180459673836	0.7982331326968525		79.97763687091205		0.3839583321421116	4.983646553389706e-08	7.286682883017437e-09	2.571692547976448e-07
222	MG	interior	1.3296147681357233	0.9713424189711409		96.83616070551838		0.2528911943190771	1.294534198926335e-07	3.3426931195834073e-07	4.77246795046745e-07
223	MG	interior	1.925478676285111	1.1128750687802722		82.77637100633343		0.18946863812934228	7.022390641540474e-08	4.597776360945055e-07	3.88131164087979e-07
224	MG	interior	1.2979355592669786	0.6809985433117625		82.95575129114813		0.5043914611409303	7.248839459268926e-09	2.7678190839864553e-08	4.0931509658267853e-07
225	MG	interior	1.1126148892296293	0.7384955184219509		91.94698115016824		0.4315033823861094	4.0045897362573866e-07	2.5965277315140865e-07	3.033445670325753e-07
226	MG	interior	1.5499603133758948	0.7610753266253752		82.02124296615162		0.4159345017762213	2.927659712688879e-07	1.535712188887808e-08	2.757197607164217e-07
227	MG	interior	1.3116785871898513	0.6854503231247279		83.6114661062023		0.4858220405222591	2.517545062118185e-07	2.3973260492557764e-07	2.7441259592531914e-07
228	MG	interior	1.4869215060116114	1.0379804087705893		93.88223779038478		0.22946773439911863	4.763243983042689e-07	2.981349122983159e-07	2.395364279873756e-07
229	MG	interior	1.4268871584299379	0.9720200096751929		92.50692728069015		0.259257282042147	5.985016572405362e-08	3.2458169225892453e-07	3.6839238321432453e-07
230	MG	interior	1.7854069598931388	0.8816775764297076		82.53698121450802		0.3185410960859623	2.6679165184866944e-07	2.861604206039921e-07	1.7064702013301133e-07
231	MG	interior	1.5088480538680522	1.0692736692883662		94.73691754343743		0.21133255935915782	2.4974464241833424e-07	3.320747884750098e-07	3.3822060673217554e-07
232	MG	interior	1.765995643780757	0.8392165282655247		80.97651128550199		0.3453906229622963	3.7054386102163233e-07	5.645633468254487e-08	2.659973470297849e-07
233	MG	interior	1.7959488769256908	0.6717714943002715		77.11169498391664		0.5080657899784502	3.459599995999417e-07	3.481950713696779e-07	1.534731476545291e-07
234	MG	interior	1.8640556353040372	0.9319853361213514		82.04775907856974		0.2876595912593185	2.7156376810803915e-07	2.848396799639916e-07	1.8529763393901608e-07
235	MG	interior	1.8092229302455431	0.7683487491353997		84.97098232749295		0.40561802521801127	3.9194861032073776e-08	2.6493320944715083e-08	1.1721865832730331e-07
236	MG	interior	1.8675331135783295	0.9276381736657883		82.38615188891478		0.29463627413518656	8.433617762500497e-08	2.678049074774026e-07	1.8815408947019475e-07
237	MG	interior	1.038072637636085	0.6434353370050323		94.60284064127728		0.5176190429867654	2.1707510184562094e-08	3.0983576155680394e-07	2.819023802896255e-07
238	MG	interior	1.9600053796072006	1.214126989609876		83.1149955677406		0.16072360705097574	2.3276182139258507e-07	6.220816209807691e-08	3.842744444455998e-07
239	MG	interior	1.7523372476434687	0.7837831053049652		82.60144472850175		0.3966241330652512	3.2368139467319026e-08	3.133115952222806e-07	1.1181261336516712e-07
240	MG	interior	1.0085966242854953	0.7282940282859355		98.57107196305918		0.4372931605159995	3.3705502331178195e-07	3.8416308910208145e-07	3.274420204093011e-07
241	MG	interior	1.4382833801080748	0.9085584828957705		94.76817729098025		0.290532471217926	1.9236872018413798e-07	2.98250815477788e-07	1.7749554131489143e-07
242	MG	interior	1.2957032150228829	0.9086993113547777		94.84436545312832		0.2999824580974253	5.257558121814187e-08	5.244466799868849e-07	3.0400457241093e-07
243	MG	interior	1.3977089219660939	0.9783062862445114		93.40680521099489		0.2616649246417106	3.201394039652342e-07	3.2181779260425953e-07	2.8739695090684183e-07
244	MG	interior	1.5118988096259733	0.7825993204396371		82.84929442296425		0.38634570530018714	2.0392283188811425e-07	2.2967204564171735e-07	3.1547810432549954e-07
245	MG	interior	0.9351058199216943	0.6314393222712275		92.23131466453925		0.5536925850787405	9.568886212754312e-08	2.8735160927097357e-07	4.70045911636579e-07
246	MG	interior	1.7413311775730826	0.8593400581426064		82.47565873509221		0.3317011061690427	4.3003988365611576e-08	3.2847166829562915e-07	2.2109680018242432e-07
247	MG	interior	1.317612635767298	0.7546363852620621		80.04669151118743		0.43177320250854	3.623843429451589e-08	3.6858367605970945e-07	5.193796462341093e-07
248	MG	interior	1.8178794822193831	1.239782778509037		93.19673751084001		0.14121346144764885	4.684508301210201e-08	2.483672213643224e-07	3.311119797456464e-07
249	MG	interior	1.4317692893396585	0.8878648072985685		91.45083350955625		0.3094459890644703	1.467009046043878e-07	2.0505993650218528e-07	2.471448905320561e-07
250	MG	interior	1.2338155824412034	0.8662431185163244		95.18363192656695		0.32236256238998034	1.425779151323673e-07	4.041537626846676e-07	3.8305753970561737e-07
251	MG	interior	1.7878947994216032	0.7782787734943811		81.33285954599484		0.40400655613110664	2.8191995616605464e-07	2.6564822186888794e-07	7.865524819405124e-08
252	MG	interior	1.4164989616139347	0.6413298505126052		81.44091309598066		0.5365210841875786	1.5908867163473372e-07	1.321583301781735e-07	2.903908811417916e-07
253	MG	interior	1.260702548051993	0.9130429139182922		94.56057562402391		0.2939073562324085	6.204842501287422e-08	1.9374220830846108e-07	5.114163654707803e-07
254	MG	interior	1.9108740341877546	1.0699792317561254		82.11183236068165		0.21660159452465913	3.233295436809176e-07	1.6973323292461505e-07	3.003553964665726e-07
255	MG	interior	1.6356556423774424	0.8203228518636526		82.17700937392742		0.36724732659910303	4.3891856204415176e-08	2.991391725175539e-07	2.4390391154699234e-07
256	MG	interior	1.6833652847121532	1.1217547639649008		93.04064106975403		0.18514827117372235	2.951008998654049e-07	3.606471552076041e-07	2.438518275329424e-07
257	MG	interior	1.9672943936966747	1.1845401851044457		83.08246111185025		0.17331960586804107	2.915018539224801e-07	8.940046106067122e-08	3.124371411235394e-07
258	MG	interior	1.252769540308971	0.9020628169409314		97.6567269688769		0.29264635692976626	4.080702808540289e-08	3.5861565738989883e-07	4.594119677056052e-07
259	MG	interior	1.9642320262322537	1.146101026818309		80.56380447006399		0.18935283564332603	2.9623769437017347e-07	4.1312278127933893e-07	3.0591264665794696e-07
260	MG	interior	1.4066286937875498	0.9235968358380025		94.25828765713209		0.2874340275264677	2.7587889617655118e-08	7.997128112622428e-08	3.265033683117724e-07
261	MG	interior	1.4416377177726036	0.8390178102969879		92.49921751852877		0.3420376451198613	1.72037246830916e-07	2.578081681931268e-07	1.1629730790174245e-07
262	MG	interior	1.87303525988471	0.9866646790295899		83.16827796744923		0.2570635410073621	2.2222578117769565e-07	1.9716987088856585e-07	2.2024113965592177e-07
263	MG	interior	1.5309086517774975	0.7289145481492898		82.91912165874297		0.4442400609152015	2.396270741238371e-07	2.5994930777657915e-07	1.390711805140313e-07
264	MG	interior	1.7271464817890936	0.7616871494709149		82.1013947524617		0.40973984289156024	3.957271476010802e-09	3.173488298535418e-07	1.5105179962425379e-07
265	MG	interior	1.7597577506834505	0.8454034198843676		82.5065925380522		0.3477927480498404	1.6208067535078005e-09	2.093680364550422e-07	2.0990274632182241e-07
266	MG	interior	1.270002285564558	0.8780091608100323		92.20802569025535		0.31667266612299677	1.797086070850594e-08	2.3150534841360944e-07	4.995829965695442e-07
267	MG	interior	1.5047817834309014	1.0830875438190437		96.32943226164456		0.19801937352276566	1.721698865184262e-07	2.674619431867504e-07	4.190291956758978e-07
268	MG	interior	1.7980433382081629	0.7313119071240998		80.69352631294029		0.4479336892074607	1.375657322485443e-07	2.213353712198267e-07	1.0445865443498176e-07
269	MG	interior	1.5441354422706999	1.1375627269902089		95.53035352848387		0.181339639722015	6.884467470943642e-08	2.060063557605613e-07	4.4488210604126656e-07
270	MG	interior	1.7651476226633096	0.7599387104328431		82.3714894168295		0.41446381561208284	1.2385916477175547e-07	3.19040002939546e-08	1.830900329482878e-07
271	MG	interior	1.8187909070531088	0.7800364194058012		81.4389229954975		0.3991618365049053	2.6192540165004825e-08	1.9462882617889407e-07	1.6187519395784185e-07
272	MG	interior	1.982214639997243	0.9037399448470476		81.77304754510278		0.30047420475611936	1.0707011962515649e-07	5.6186803563360765e-09	2.5525289151059735e-07
273	MG	interior	1.924089391838124	1.0342694462428925		82.46733298847508		0.2377366083418948	2.6872797465128025e-07	7.680378196881231e-08	2.3834378606060086e-07
274	MG	interior	1.6735573768324103	0.6410832994972506		78.50003284900632		0.5519940961287381	1.1678681095534061e-07	2.0843272534203638e-07	1.783227940689624e-07
275	MG	interior	1.4764027166724156	0.8437562173191837		86.60867360961932		0.3471996237748731	2.5089247307682944e-08	1.3414769745081283e-07	2.9516019723118656e-07
276	MG	interior	1.6970428752247844	0.8031539031172121		82.23453138918418		0.37395607826219673	1.1921604343910884e-07	3.5160152602073005e-07	1.706801815721535e-07
277	MG	interior	1.8903211525231969	0.9978765377934949		82.35102611833139		0.2537210435840225	7.481022250055963e-08	5.18051665468396e-07	2.049738645808628e-07
278	MG	interior	1.409718749138445	0.6488553722713346		81.97397403518872		0.542442493356533	2.950255101530391e-08	2.107446038232183e-07	1.9835796455772314e-07
279	MG	interior	1.505639088578937	1.0124054654788923		92.13208108498698		0.24335118964827163	5.940021131641529e-08	2.6441813404242236e-07	3.1406378321516993e-07
280	MG	interior	1.1562013698798939	0.7110983235632699		92.86093306195907		0.4551757405538574	3.9302872270240137e-07	3.342106815416544e-07	1.045289860073926e-07
281	MG	interior	1.8302547425550924	0.776778054497326		81.38659062907995		0.4108673133486528	2.655243843191007e-09	9.865036706487854e-08	1.6836918442960013e-07
282	MG	interior	1.7476135725496864	1.1503364162590086		89.3257417291785		0.18408187765564848	4.459992311502093e-07	1.155022977632443e-07	2.293661720946383e-07
283	MG	interior	1.6571983960010164	1.07245290240339		91.10002624055028		0.2106185149034529	1.2006622335086063e-08	3.592511627281901e-07	2.7876049205259236e-07
284	MG	interior	1.9666287131465934	0.8643012539841226		82.2432577321028		0.3373354082205274	1.36890244853932e-07	1.642222392169877e-07	1.2283485244243503e-07
285	MG	interior	1.2852903651105931	0.7350795060330638		89.9228757391849		0.4275312672530851	2.469338316274762e-08	5.252674832568699e-08	3.171576630288586e-07
286	MG	interior	1.619953029660047	0.9811793195073479		91.22061931057888		0.2560721292143207	2.6606254404371003e-07	1.3493751323189848e-07	1.7499544881676245e-07
287	MG	interior	1.1380024500979191	0.7925452813542444		91.45285627828686		0.38227049475168184	1.2121998283688818e-07	2.9922103102176397e-07	5.098001979894476e-07
288	MG	interior	1.7486437298370938	0.838169274189964		83.21095119121937		0.36414718109638644	2.122844610488785e-07	8.064352275559847e-09	1.6059282864714008e-07
289	MG	interior	1.77238387009921	1.2186156929474194		94.54241794954628		0.14695760338880162	6.381948811127937e-08	3.31045988732018e-07	3.0427527001401693e-07
290	MG	interior	1.844803438911455	0.7653498961117217		83.19256158015659		0.4067015992974259	8.587997372403686e-08	3.855373553920582e-07	1.3683928179487084e-08
291	MG	interior	1.499385571700483	0.6732481159576761		81.61160785612846		0.5010464581000901	1.747508073804432e-07	2.3567493714450333e-07	1.7604498842429463e-07
292	MG	interior	1.3398707510355683	0.6242596556031598		81.06556651516165		0.5704453993321984	2.508152920955992e-07	2.29640914906361e-07	2.172561920560861e-07
293	MG	interior	1.4154145166662035	0.9672582148305797		93.13862563637304		0.26290462154110494	3.6258402691731074e-07	1.5209982603531081e-07	3.108198993654517e-07
294	MG	interior	1.5165018530511283	1.0476199695670898		93.22957154297951		0.21487625136855015	2.90638277460825e-07	3.4820646502706716e-07	3.572636439789674e-07
295	MG	interior	1.4320170488402368	1.0578642556006672		96.04810725180852		0.21361636687465124	2.652305567794878e-07	9.360340392922765e-08	4.7514912873508894e-07
296	MG	interior	1.5545697286026932	1.0266105632884612		92.07531914053729		0.23550483220374746	1.535290959780696e-07	1.9751362155802169e-07	2.7350699354926075e-07
297	MG	interior	1.9964343765672226	0.873326541268653		82.1303090655955		0.3375541395181346	2.8858301763790776e-07	1.198090392181044e-08	1.0074109042848159e-07
298	MG	interior	1.7761012981091004	0.787829274967402		83.28290608468694		0.3976884022973253	2.893339163725626e-07	2.6888097181024047e-07	8.22635317500342e-09
299	MG	interior	1.9383417363576474	0.8840208252185924		82.99879051971321		0.3152623282304015	1.4986776741692905e-07	1.6122343789524734e-08	1.9233569088886899e-07
