## Supplementary material for "Assessing the nationwide impact of COVID-19 mitigation policies on the transmission rate of SARS-CoV-2 in Brazil": seiir_fits_boots_MS.csv

	state	type	beta0	beta1	beta2	tcut0	tcut1	delta	e0	ia0	is0
0	MS	estado	1.3112228213693975	1.764857607958833		122.62409321517457		0.07965997488152289	3.2857524797644913e-06	1.0802133012768196e-06	3.4884639604524984e-06
1	MS	estado	1.237490299778174	1.5532978715770365		126.65099240844255		0.11484108679967131	2.327995189607573e-06	1.8225962943457072e-06	3.510400374980369e-06
2	MS	estado	1.1782973339557887	1.6754935884574897		125.3980030012885		0.12058539057774849	3.245148337807603e-06	3.496168522866798e-06	3.3165661274215422e-06
3	MS	estado	1.3640076574366091	1.829299391215058		125.95194874547575		0.06927218477174721	3.2574849442974654e-06	1.691408525281633e-06	3.4801204472974755e-06
4	MS	estado	1.020781656468116	1.3597896313632662		124.42785543321398		0.19575552626094767	3.547390654384425e-06	9.945315442264463e-08	3.505064129663037e-06
5	MS	estado	1.331922099037409	1.670734293469889		125.7398680135534		0.08509391114351171	2.8292724241791382e-06	3.4121461076659377e-06	3.2498570945259223e-06
6	MS	estado	1.4298675192036387	1.8244362822755102		123.585677748757		0.057136079419437324	2.240155750383739e-06	2.5489445618438418e-06	3.3232400960177165e-06
7	MS	estado	1.0803936541695207	1.397800120952291		125.55945113235855		0.1759909344953614	3.513978433871323e-06	1.3496842926029682e-06	3.33959567904085e-06
8	MS	estado	0.9391075569885069	1.378544758756563		133.97657590370167		0.25031134188257675	3.4244979259421556e-06	1.8333631456209765e-06	3.501388229911953e-06
9	MS	estado	1.2623204061499425	1.6733966239248355		125.52642156606719		0.10478914513324328	3.2085444063287845e-06	6.150185076057916e-08	3.4763766121169805e-06
10	MS	estado	1.1467136544806589	1.5987596322078683		131.30019704769788		0.15021129134925432	3.124834502215126e-06	2.309918352568592e-06	3.0474701230407967e-06
11	MS	estado	1.3643486170636745	1.5681020944201405		126.50471100013985		0.08156564224380958	3.4173738636362474e-06	2.3041295499558157e-06	3.2157016850860057e-06
12	MS	estado	0.9664328722459413	1.320875779334111		128.90627110347654		0.22515334936058606	3.4824236382079604e-06	3.4232748187862543e-06	3.4111494543262672e-06
13	MS	estado	0.9735063286976013	1.6011977882214936		133.43130228526115		0.2245900721308933	2.760955317557985e-06	3.4251983041568985e-06	3.5534137724616263e-06
14	MS	estado	1.2649752730371704	1.5539653393403867		132.84190767927174		0.12977765690913245	8.562989416794683e-07	1.8305744899016124e-06	2.5850282352209763e-06
15	MS	estado	1.6521210065456922	1.9133824749960024		124.22988228496217		0.012722146483305385	1.75759963355981e-06	2.415052405087283e-06	3.07733061256698e-06
16	MS	estado	1.3423783805326202	1.6860282305151817		127.39783128799786		0.08286454442620222	1.9939378514689385e-06	2.7344352470841537e-06	3.3240984013443956e-06
17	MS	estado	1.1497634144762645	1.581244925453714		124.70213715915959		0.135012878444362	2.97464569146133e-06	3.255000843032886e-06	3.4360853355636173e-06
18	MS	estado	1.3937649971641868	1.5728411563452294		122.97134192578699		0.07242510636680893	1.959836896087014e-06	3.357007673880455e-06	3.2466201142950676e-06
19	MS	estado	1.1379743267659839	1.5219491067724389		125.37899393285323		0.14099057918086672	3.4450993357961763e-06	3.186820411102144e-06	3.3036555272485503e-06
20	MS	estado	0.9608278609089288	1.2202125238997308		125.32640168052791		0.23052035246211897	3.2908597041661333e-06	3.157127860349611e-06	3.4123186860636373e-06
21	MS	estado	1.3092009350138583	1.8298859585435638		129.8379929887637		0.08978700948086903	2.8067025441819245e-06	2.3946103639619473e-06	3.559027961774459e-06
22	MS	estado	1.1569612231492585	1.4756719230299438		124.33244083083846		0.13392675681574479	3.0898624510032603e-06	1.1337684825235924e-06	3.5378547369668514e-06
23	MS	estado	1.2390560250758376	1.7064813308347044		124.49237262504136		0.10608819507138456	2.9202049612114373e-06	2.455531629811833e-06	3.548213140437615e-06
24	MS	estado	0.9856965032093307	1.51389253970293		135.4620637179964		0.2306965714556118	2.237573051208e-06	2.1923585915043063e-06	3.546211873591233e-06
25	MS	estado	1.2311282817114693	1.671635438775697		128.3240235828752		0.10938493662284268	2.963540445901596e-06	2.0393355109395276e-06	3.5521132010428745e-06
26	MS	estado	1.313127134201869	1.7969651418026684		124.95284173089948		0.08192832730085886	2.280946542373634e-06	2.4971636810799e-06	3.323524535485239e-06
27	MS	estado	1.1184739206637104	1.433579014344923		127.10736798231541		0.15531111881529447	3.1004259776725434e-06	2.6592406209108703e-06	3.4793820779016134e-06
28	MS	estado	1.1028751051333086	1.6575809387311529		132.57048657861046		0.16808206807285414	3.111950495866124e-06	8.959860679528983e-07	3.5568486244562286e-06
29	MS	estado	1.077048115696606	1.378147664603724		124.96237882393598		0.16799835427339993	3.484957773172142e-06	3.2154880059033932e-06	3.541475874664905e-06
30	MS	estado	1.1055116026330254	1.5288538100782028		127.7466204130159		0.16101674697095048	3.437327615202617e-06	2.6174051894140795e-06	3.1708546974964933e-06
31	MS	estado	0.9952828625715605	1.1758196928845435		128.65215953357398		0.2213080185178651	3.4567495644531974e-06	1.895777846997968e-06	3.378116549311275e-06
32	MS	estado	1.411834350602584	1.8717319548502964		127.08214753093546		0.06699570886983608	3.296821801996014e-06	2.6236646706074047e-06	3.0663978272647052e-06
33	MS	estado	1.1151582717122743	1.3248661924889231		126.65041702294572		0.16379647014548754	3.5089791449798286e-06	1.8953929555110421e-06	3.2528187843198565e-06
34	MS	estado	1.189678011698266	1.6533922243140453		128.2435935138519		0.12830848045851578	2.5927891473516166e-06	1.743757136922757e-06	3.5526260863493643e-06
35	MS	estado	1.2055093309334846	1.6821376187530528		126.66199056527019		0.11469596016379863	2.524040108774731e-06	2.6665178693806796e-06	3.352042689698733e-06
36	MS	estado	1.2206990680233702	1.596165860473527		129.47211379744303		0.12958802163579597	1.6546446001315597e-06	2.334246730442471e-06	3.270179743489853e-06
37	MS	estado	1.4096344415088753	1.8119917114488615		125.56071185984936		0.06427872451460681	2.695262546165232e-06	1.9518902585232749e-07	3.4126072813829468e-06
38	MS	estado	1.1744077440161456	1.5931789335516973		128.99815941166173		0.13793953054577512	1.8828514161192518e-06	3.3608196240054465e-06	3.2967507629274175e-06
39	MS	estado	1.0369303553622775	1.2716273166684895		126.3222002861122		0.1964620146466398	2.950450473359954e-06	3.3486072237617546e-06	3.5181264592776817e-06
40	MS	estado	1.4465191766026329	1.8972265308070886		132.1396709342637		0.06314529416346236	1.3314110702933015e-06	5.468014445457833e-07	3.5572885194004037e-06
41	MS	estado	1.3289896038589664	1.404815215815105		119.67980932741412		0.09329563186789508	2.873035667021592e-06	2.9282422991270486e-06	3.3635948715109286e-06
42	MS	estado	1.3049060165331414	1.74913230273375		126.04801540597077		0.08870922175692998	2.8997522621912757e-06	3.0590275395258003e-06	3.3677974129657638e-06
43	MS	estado	1.316913650538578	1.548252167747583		120.19819262281317		0.08983258457195398	2.7193265164257205e-06	3.1632881385128368e-06	3.513891408756811e-06
44	MS	estado	1.0499413362167478	1.5827398774892276		130.53297338819115		0.18253766032189753	3.5500535016395534e-06	1.6609149621176405e-06	3.5191591573526652e-06
45	MS	estado	1.082898542029315	1.5609701031808556		134.45598691313936		0.18283477439119256	2.940644785767082e-06	2.01336793097493e-06	3.47804302729528e-06
46	MS	estado	1.226326219963436	1.7155841183703655		130.50505893181005		0.11800473935124499	3.450657540512291e-06	2.9433215992870734e-06	3.3865948889592123e-06
47	MS	estado	0.8722313944676221	1.3627314576842824		131.1269177648124		0.28288093262343855	2.573855371434506e-06	3.3068103204162413e-06	3.349248951527204e-06
48	MS	estado	0.6707884400549781	0.9354338491281158		130.33603714163368		0.46008127245214214	3.405232153073547e-06	3.4231843693193984e-06	3.44461090921559e-06
49	MS	estado	1.180742006697895	1.6097553631509827		124.80964098233022		0.1276999470746537	1.6387723530141021e-06	2.6178938857300256e-06	3.4252389337162196e-06
50	MS	estado	1.2962832302125724	1.748610047190342		125.47191340453394		0.088323439681334	3.0569154952099637e-06	2.2158841459224966e-06	3.070566197940768e-06
51	MS	estado	1.1600476709960474	1.6120511675292877		131.61527283615246		0.14091243635984668	3.4372008674054698e-06	3.140386676047203e-06	3.4691845800323572e-06
52	MS	estado	0.8513822650061709	1.245977595548887		129.20720136556884		0.2961374969227238	2.8561437442457013e-06	2.1263567554445013e-06	3.5291421055705016e-06
53	MS	estado	1.281264531775841	1.4834039353739479		124.5102251618118		0.11038454902505784	1.8000869951160222e-06	1.4582142427455515e-06	3.2028094037668786e-06
54	MS	estado	1.0499224319524245	1.193532967607763		131.90643638591422		0.2027760462779641	3.2787408872764693e-06	1.7766011398551e-06	3.5491259053395834e-06
55	MS	estado	1.2155615999733391	1.5149244480568527		127.18257553575751		0.13153649334535147	1.6335852647109773e-06	2.518947568535734e-06	3.2605612771404175e-06
56	MS	estado	1.14838542617439	1.450715114057876		126.82082718993101		0.15104026158259906	2.337498829918142e-06	2.285919469841294e-06	3.5525925329909533e-06
57	MS	estado	1.2686595922942039	1.6834941878467669		124.74516378181019		0.09477627681448592	3.2620536477706176e-06	1.593034021447496e-06	3.4484179298631465e-06
58	MS	estado	1.457965170461711	1.9137786302538216		131.67592850844116		0.053202635708309284	2.856495480782844e-06	7.516046299930321e-07	3.5264013988008248e-06
59	MS	estado	1.376957668724293	1.8237524675469388		125.86871129436214		0.07048282642427825	2.9551061817830063e-06	7.222234458834366e-08	3.2816550810315904e-06
60	MS	estado	1.4347961404785345	1.7415735575459654		124.88065887696474		0.05601203920088854	2.1390375550494974e-06	3.521832058632976e-06	3.548878556952275e-06
61	MS	estado	1.274191457536198	1.6565921408087074		123.43721579882056		0.09353448667745012	2.1004894957260167e-06	2.147128553858605e-06	3.3838159122505276e-06
62	MS	estado	1.1752714920261933	1.5655095014823863		123.22851108312072		0.127443421357662	3.3179476130789556e-06	2.923071127290953e-06	3.525151628222186e-06
63	MS	estado	1.1752783556594144	1.5534938359286041		129.25432271388374		0.14484359460299645	3.447422206452922e-06	1.7457088152703352e-06	3.1817860952054112e-06
64	MS	estado	1.3671458319417493	1.7557865747314254		127.05850822284505		0.07586765749177415	2.5224111087211874e-06	1.9875200127006057e-06	3.4300811557183283e-06
65	MS	estado	1.3738540160616748	1.8354756198479811		124.97113241100226		0.06320331968839216	1.1449586377352922e-06	2.3489344217967936e-06	3.293272213480964e-06
66	MS	estado	0.7325262923724318	1.0032412500689056		123.98014303178128		0.3895213205851059	2.9397416916863505e-06	2.948762590205492e-06	3.428261529279546e-06
67	MS	estado	1.440542010804466	1.9735161905274634		126.12555920994158		0.05003976722661507	3.4407765114209874e-06	6.396368760181182e-07	2.584891495397914e-06
68	MS	estado	1.1469879200648339	1.5983290316957848		126.92661752818098		0.1374324212841496	2.996491473811325e-06	2.480754874609836e-06	3.5248772904075943e-06
69	MS	estado	1.0281984504353188	1.296424989647761		125.40399665399767		0.1951292218828402	3.4744060675128118e-06	3.558926675295289e-06	3.307380477469738e-06
70	MS	estado	1.3334043518025167	1.9998130843410946		127.95585708425213		0.08167091740013199	3.4290220015087816e-06	1.6726012859439939e-06	2.772175364981876e-06
71	MS	estado	1.1627674661457734	1.6246662046232858		126.40611927683076		0.13126679039167763	2.5754966104353118e-06	3.0503097019106957e-06	3.221752861134398e-06
72	MS	estado	1.2774779417247184	1.937798247456236		132.10785264674166		0.10304679770658298	1.4801395822905525e-06	2.9545568601266978e-06	3.4401684878420433e-06
73	MS	estado	1.3553144685339005	1.8415819118894896		125.3758472202763		0.06720861034050618	3.130035232111844e-06	2.153146118280904e-06	3.5182752229741632e-06
74	MS	estado	1.0646750783317982	1.4109016770688392		129.82614952754273		0.18558842265897574	3.4430984265434404e-06	2.71133750432845e-06	3.3316885137792567e-06
75	MS	estado	1.1636617786181378	1.6562813876233817		125.1628295498105		0.13335451722545877	3.0011689910867743e-06	2.579853241417958e-06	2.9788734697615294e-06
76	MS	estado	0.9183846303303725	1.2000313671810163		131.50349717215488		0.26366783062199745	3.240619296149328e-06	3.388908745420184e-06	3.4448077538183373e-06
77	MS	estado	1.3603904848766952	1.7547117825554273		126.02806695224264		0.07452641463791453	2.370918767896583e-06	9.020520638297726e-07	3.4146436207619148e-06
78	MS	estado	0.9083109614128881	1.186448724907546		131.442933488942		0.27740041070613153	3.0221333166486976e-06	1.6869840273337181e-06	3.5085016159760687e-06
79	MS	estado	1.138458656735907	1.4926221350741498		125.30393385836571		0.14095935283864497	3.493614583848028e-06	3.0941803024032816e-06	3.552418422917407e-06
80	MS	estado	1.1284300460394454	1.5278476232924705		123.29383648688759		0.14134226991205381	3.463806779833784e-06	9.027680496416479e-07	3.457156606184157e-06
81	MS	estado	1.2243861111588685	1.836147245861799		124.19919439745291		0.1060337735500685	2.9610864553621485e-06	2.4462348495645145e-06	3.2273226868628156e-06
82	MS	estado	1.046716309381719	1.374661402424156		129.81180576446855		0.19457856854657013	3.274135547252583e-06	2.369796349970722e-06	3.552950056468531e-06
83	MS	estado	1.0261356844194178	1.3624415441036049		127.29168966683822		0.19708847717864242	1.669926039193525e-06	2.17223550219086e-06	3.391454260839546e-06
84	MS	estado	1.1278100793855237	1.2856590490911965		125.01287980027134		0.16602313138289207	2.1462896635829255e-06	3.516776053374356e-06	3.17716550626999e-06
85	MS	estado	1.025542363388206	1.4421088129097395		130.81264085505288		0.2051685066900426	3.1027716454344505e-06	1.937356881173803e-06	3.4407358234812083e-06
86	MS	estado	1.0049158588052753	1.3659113053860201		128.30529832490933		0.20523652148321708	3.4596166716417387e-06	2.3303975929985323e-06	3.475233098708969e-06
87	MS	estado	1.4408909311187605	1.9310744449882442		125.72186539454674		0.052023237861787086	2.5284714056563726e-06	2.808502311890312e-06	3.066654806156123e-06
88	MS	estado	1.1667719357175623	1.4366073114163278		126.15652627799253		0.1391669211302546	2.8294896777006516e-06	3.4151467825908663e-06	3.5468833073510985e-06
89	MS	estado	1.2229416168851226	1.6467996656630066		127.17398370550669		0.11467094956719198	2.3489093979937727e-06	3.2354240745494472e-06	3.4212030436251536e-06
90	MS	estado	1.4510091448729838	1.9412361431759537		123.4126052121387		0.050254895764185716	5.049978557159273e-07	1.7751553710931848e-06	3.471091331272453e-06
91	MS	estado	1.2854848288235172	1.5751557205064608		130.02305304127242		0.10677835813090103	1.9349583895805113e-06	2.530722222926326e-06	3.431007136402309e-06
92	MS	estado	1.3009826343038935	1.7559770687188878		126.85053993916098		0.09181268078576439	2.1221352673218654e-06	2.8241076178058394e-06	3.5558222853297535e-06
93	MS	estado	0.9943746874041242	1.257927226486768		128.97531020907786		0.21917155292972468	2.459209734828807e-06	2.9143561234087927e-06	3.5214083983318515e-06
94	MS	estado	1.1250705465982231	1.5749267971498022		125.61408154551094		0.1524310091173458	1.7869037726185813e-06	2.8712939395034875e-06	3.0765644181862297e-06
95	MS	estado	1.2241265336801166	1.5621523517011284		129.28952340653277		0.12530220096291	2.8044301195771525e-06	1.6695903080747113e-06	3.5226091174097855e-06
96	MS	estado	1.198645938897438	1.7270675434313385		128.7102502265783		0.12353636166700391	3.428147975340129e-06	2.697811147929294e-06	3.4066342929491606e-06
97	MS	estado	1.2780567801660425	1.7478425928850394		130.95757176259093		0.10047445579154579	3.0091309312541745e-06	2.032483232203545e-06	3.317175472705095e-06
98	MS	estado	1.0345610462362071	1.55315110550014		131.33926950442796		0.19434894206002312	3.0628089087112564e-06	3.0840420326899368e-06	3.471393852469592e-06
99	MS	estado	0.910615533184266	1.3423404276073259		132.5875681683252		0.26712780474764186	3.312918807183238e-06	3.3694717877040986e-06	3.3010737011766494e-06
100	MS	capital	1.1958213606614179	1.9652006893918772		137.65469028519186		0.07181800435195973	8.950538715716619e-07	1.3791068079056509e-06	1.1103165284031194e-05
101	MS	capital	0.9380704562680201	1.6724607206376247		136.76971339823066		0.16867796034779683	5.799562414909644e-06	1.0158326735672608e-05	1.0869733560085755e-05
102	MS	capital	0.975287486719897	1.6303074163515383		138.70843916308053		0.15263680937537508	9.820281920228206e-06	8.843485635935269e-06	1.1029260885261145e-05
103	MS	capital	1.146941531842851	1.6501040628299029		130.7347148211525		0.07001779753766815	1.0933933344186353e-05	5.675523619046601e-06	1.097775956296958e-05
104	MS	capital	1.077279278570532	1.6016971749882891		133.1313411480483		0.09225386542802656	8.871877093602425e-06	7.4615587833484905e-06	1.1109774363592562e-05
105	MS	capital	1.2303847641872228	1.041828973253243		107.38519504886767		0.07354261120120921	5.801261459285774e-06	7.601704794613855e-06	1.075940093089188e-05
106	MS	capital	0.7788163735632228	1.5388612279667464		137.9348842449782		0.2829103424151614	9.696835077116918e-06	7.555308255868291e-06	9.343543673610333e-06
107	MS	capital	1.006742641964081	1.677456617680515		131.2892051572763		0.12252084776136431	1.0212236837732663e-05	6.976776565390871e-06	1.088255111840897e-05
108	MS	capital	1.032809020953067	1.8611205208386306		137.8108933944441		0.11827033979690978	7.047780070900406e-06	7.5849879435631035e-06	1.1035436744450592e-05
109	MS	capital	1.0420158729548912	1.5602018473158314		136.33934591760791		0.13192305112843783	6.221351012039548e-06	5.416711330908521e-06	1.021780818076195e-05
110	MS	capital	1.408948264519855	1.5927118929401887		133.72045694364832		0.01163376419254758	4.928958857493245e-06	6.647310696687052e-06	1.0627877472616994e-05
111	MS	capital	1.2736909356124728	0.8272589756076915		81.26893446847247		0.1987958363110974	6.986485054503271e-06	1.1086538610869e-05	9.534888143907455e-06
112	MS	capital	0.866242700464965	1.9825274877337418		138.81022204972945		0.20566680850673577	8.832149595853091e-06	1.0038390978655556e-05	1.038233276367548e-05
113	MS	capital	1.2191240041461393	1.5144693326796816		129.48110187306526		0.05645195201797504	6.7591383408853256e-06	8.511775758332604e-06	1.0740374596248039e-05
114	MS	capital	1.1620023949925204	1.5337895346334616		132.75202983718566		0.06790216440978213	9.268025418480119e-06	8.165449319208702e-06	1.0824719464016982e-05
115	MS	capital	1.1657488740533966	1.8172940340746095		138.88909968481624		0.08209406947839357	8.925327915171845e-06	7.19088340369942e-06	1.0596595331028935e-05
116	MS	capital	1.9686987479684612	0.4987636846278126		77.31090608890042		0.5063372321473947	4.161125571075764e-08	8.312419818824321e-06	7.876588624979029e-06
117	MS	capital	0.8919947322444661	0.6898225953572802		112.95035521187064		0.25934045598828076	1.0906781621001594e-05	6.084840949244089e-06	7.698567233958046e-06
118	MS	capital	1.1322973129536762	1.6680337593299508		132.88543331597668		0.08095008196150474	1.0695403402723906e-05	8.033864266458777e-06	9.623794949661148e-06
119	MS	capital	1.7832192618544949	0.7162455331895505		81.17563116917871		0.28334424565588323	2.351131413981645e-06	9.695969861086388e-06	4.8558434525921716e-06
120	MS	capital	0.87374030814802	1.5935387681559068		137.75454454589317		0.20129487771799157	1.0276673341927638e-05	1.0665074417995675e-05	1.0704043659314505e-05
121	MS	capital	0.8756993403056428	1.9175486253269909		137.3070317539021		0.1791684551700714	1.0149847589290594e-05	8.916001333827904e-06	1.1115571706972583e-05
122	MS	capital	1.001237062546416	1.9728558188932621		137.55979428473756		0.1456451454418731	6.9756452909508e-06	1.2664387914335734e-06	1.0551354267182518e-05
123	MS	capital	1.2877561546942442	1.8326970957232693		132.60557403891977		0.034671669319596754	5.731079780260602e-06	6.234307772065918e-06	1.0673154202139668e-05
124	MS	capital	1.7074197160311644	1.008016432850968		79.87008683948146		0.11247343885456676	1.0693378835396959e-05	2.476171538493476e-06	9.25320047147872e-06
125	MS	capital	0.806581758526346	1.9427990353123568		138.07491363301418		0.2431686291979667	8.757983139049638e-06	7.644842919121257e-06	1.1111907688772241e-05
126	MS	capital	0.8402059820412395	1.263913152640456		135.85423077529137		0.2271130325360354	1.1144594604088169e-05	6.0303396442852476e-06	1.0768486265513364e-05
127	MS	capital	1.5373440752204037	0.8618433407459827		78.81008938923391		0.17033479520311479	5.048765388090909e-06	1.0622409699169551e-05	1.0872734254465645e-05
128	MS	capital	0.7988098098923727	1.1683089547552632		134.04560208910215		0.24657732934762844	1.0961363585719616e-05	6.688716845984481e-06	1.10395447531604e-05
129	MS	capital	1.0946061754843408	1.636294370575208		131.65093915475853		0.10462049569961185	3.5578041861743386e-06	6.255316104900337e-06	9.838682819109302e-06
130	MS	capital	0.9002408622380447	1.180715541731086		131.67526270521907		0.18451465125537317	1.0770942734431024e-05	5.1531403331118045e-06	1.1161297363086962e-05
131	MS	capital	1.9950801207615174	1.0276538703330842		80.1593116864436		0.11404051832691586	4.88799860548596e-06	6.646340749745036e-06	6.4983975415658246e-06
132	MS	capital	1.2612257874835142	1.6569054032301849		135.89611501423596		0.03870547578323186	8.50892239472438e-06	1.0975115816861624e-05	1.0591151229799724e-05
133	MS	capital	0.9432616018471262	1.8676357198549447		138.5747395772043		0.16976382610995	1.0112223404401152e-05	6.252766234485622e-06	9.192205736363687e-06
134	MS	capital	1.244767135866736	1.8083759139939581		129.0365438570905		0.037604946013007345	6.8883142611942184e-06	1.0489618285903187e-05	1.0843279965365574e-05
135	MS	capital	1.2572040922710093	1.7687368309365703		133.84232530520615		0.043845064829408725	9.236670027583229e-06	1.5362094989463672e-06	1.0872831089636713e-05
136	MS	capital	1.3171911715982965	1.953609875021809		139.27861811845102		0.03320703076476472	3.2552432685392826e-06	1.4863404812475192e-06	1.0849034649194915e-05
137	MS	capital	1.9130536103557425	0.783285702870279		79.24969664678007		0.23486336062506094	7.9114335959279e-06	6.748869070062178e-06	5.596856100340705e-06
138	MS	capital	1.2033474723829582	1.7889501821112423		132.33468802175497		0.06279275991792366	1.0822654189860355e-05	7.560640635524032e-06	1.073218324131598e-05
139	MS	capital	1.1558300015644882	0.4375500234192202		80.4544017845762		0.5938397223825146	9.274379147419474e-07	4.056412093092494e-06	1.0869352287379876e-05
140	MS	capital	1.0868932617165021	1.9549672620492915		134.1819851263678		0.09692805230990074	1.1161677179867462e-05	1.0678877827338155e-05	1.1124846055444857e-05
141	MS	capital	1.0005422091059704	1.598443591097996		135.90744108783477		0.1282540945970425	1.0709375601137966e-05	1.0594743809717297e-05	1.0975598251483789e-05
142	MS	capital	0.7846884707291967	1.6425523478296582		138.19635081403464		0.2592218226573556	1.0061882004825808e-05	1.075843639023858e-05	1.0493288635978141e-05
143	MS	capital	0.9639763916327396	1.9149371372392796		138.408723263013		0.15562485361194756	7.818449826622948e-06	5.971555389458362e-06	1.0379029608087112e-05
144	MS	capital	1.0662081956113592	1.78365358174492		134.3860782895139		0.09919447243800728	1.0681248831424102e-05	8.174468009523383e-06	1.034113670516447e-05
145	MS	capital	1.1100892882962254	1.7813941406232294		136.05802055281885		0.09360149927275455	4.091170888064067e-06	7.45953924374405e-06	1.09214496145725e-05
146	MS	capital	0.9416714314511201	1.8638840266612968		134.91501244339955		0.14502313108296047	1.101511565778104e-05	8.09014250335033e-06	1.0768247225112331e-05
147	MS	capital	1.288755997644911	1.6591338012017558		138.58772640089583		0.039631474312762704	9.518126642045418e-06	6.0475397846288225e-06	1.0828731122481869e-05
148	MS	capital	1.7903419457062415	0.7843382746851348		80.21691316248034		0.19503614870928462	1.0975495263112132e-05	4.308916481674198e-06	8.473647960493686e-06
149	MS	capital	0.990472467654585	1.6163827207141825		133.1352604822266		0.13068366442763008	1.0302232406476353e-05	6.344257522099975e-06	9.161647712219343e-06
150	MS	capital	0.9834070043922332	1.5616911061587937		133.96239806463626		0.14288009843992366	1.0008251353157136e-05	6.394374809261786e-06	1.0695545566353141e-05
151	MS	capital	0.8779085462968499	1.388790329092642		134.97645261519781		0.19421879530366934	7.353115586207165e-06	7.668057543826183e-06	1.0951329449602985e-05
152	MS	capital	1.9703600107256984	0.8441801689530235		79.82723223570348		0.18697321840455985	4.101377080355496e-06	2.977691950564634e-06	7.401156425540534e-06
153	MS	capital	0.7078324564810731	1.7177362194038919		137.73711227415328		0.3201243967945452	7.510320191533883e-06	1.0616660559247396e-05	1.10556602139746e-05
154	MS	capital	1.3931279552176925	1.9245733333572506		132.28614160484233		0.0048835741657701215	7.311876998349647e-06	8.787723258467383e-06	1.041026822089468e-05
155	MS	capital	1.1598511343854572	1.707410921014829		135.88218905347432		0.08007981184068344	9.06391429409059e-06	6.9890405965527294e-06	1.096260851387601e-05
156	MS	capital	0.8086623437274731	1.8111722330264353		137.8096912272145		0.2520977027143168	9.38459899633282e-06	4.0486250469757685e-06	1.1072022784608525e-05
157	MS	capital	0.9910064026725254	1.5509587466398478		130.86134796064405		0.13111493982022332	1.0457259668099463e-05	6.686450202302499e-06	1.0444689558690726e-05
158	MS	capital	0.8141863336661467	1.1168000322911693		131.5998169149659		0.23476042001477143	1.037127638070188e-05	4.854904124333095e-06	1.0777267156582828e-05
159	MS	capital	0.7730263253870756	1.6770408084375816		138.48103495322889		0.26999818011804405	1.0853091368427724e-05	4.717025215511588e-06	1.0985815835301883e-05
160	MS	capital	0.7424645853810208	1.9152410273925844		137.7949694108565		0.2915218261793798	7.646063731401571e-06	6.100491738496679e-06	1.1117517203708494e-05
161	MS	capital	1.1814673438152759	1.9057629764038726		135.04920317253027		0.0684106529591589	1.0976579530448585e-05	6.922504852722538e-06	1.0601225976014597e-05
162	MS	capital	1.0027249523089972	1.632626873861712		135.01453889433978		0.12855311896652213	6.9965043223787805e-06	6.521697642763924e-06	1.1128637989207168e-05
163	MS	capital	0.5618657769789844	1.3019965328448313		137.76944515214998		0.48244017465770517	1.0402354200762261e-05	6.1588040143218486e-06	1.0979345686626044e-05
164	MS	capital	0.9886529478449502	1.6542380354665236		137.49272696083096		0.14294968046857603	1.0262732354559117e-05	6.31354064735657e-06	1.1086904477492813e-05
165	MS	capital	1.6013910237907938	0.5273779438527858		79.47266056347408		0.48924177988895406	6.040663172852286e-07	5.873097641008197e-06	6.236621027955389e-06
166	MS	capital	1.2928730015625671	0.6498349985924566		76.31749994003972		0.34618666952320193	1.0054092600003278e-05	9.29773991742194e-06	1.0949813205701752e-05
167	MS	capital	0.6050703843135554	1.6295046143595258		137.2530398461349		0.4211160570702476	9.44619898675359e-06	9.07497780970629e-06	1.1104930576090382e-05
168	MS	capital	1.3922569776435658	1.7745099291627684		135.71222170187946		0.010332389136998299	9.73913764510041e-06	4.6953652511037745e-06	1.0025682185175955e-05
169	MS	capital	1.2444579369558761	1.6525162815416252		133.96289917838885		0.052648718849816804	6.668681972697207e-06	1.2819196336485366e-06	1.0171818182077525e-05
170	MS	capital	1.3149352855578005	1.7290459668811782		132.2070515737963		0.032555299031422714	9.578725817036995e-06	2.5014474339930287e-06	1.1099827124290629e-05
171	MS	capital	1.6392174406484485	1.0233843807599647		81.10848540873198		0.10332415185008192	5.904718557505638e-06	9.200609700161921e-06	1.0650873748099448e-05
172	MS	capital	1.3196317606162478	1.840134838603526		136.20443195704132		0.025981307362824002	8.55799146650757e-06	8.295134010724509e-06	1.1088744631111716e-05
173	MS	capital	0.6484917820102064	1.4601117905005312		137.38816897381807		0.3794738701540943	9.719126288428082e-06	8.717282305256947e-06	1.0854059891863497e-05
174	MS	capital	0.9448525979431996	1.6217328996489107		137.17128300743937		0.15212487569479943	9.641423611523722e-06	7.782992962359639e-06	1.0954808034263156e-05
175	MS	capital	0.6752279312253581	1.3218134966415083		137.70441537328236		0.35039045423400467	1.0066740663951462e-05	1.0711539291519519e-05	1.1027083262113532e-05
176	MS	capital	1.3053236165233886	0.9690015792816028		114.47723944695107		0.06660119952558155	1.052142675941892e-05	4.68299784716465e-06	8.596463728762438e-06
177	MS	capital	0.9603140929721615	1.6669487289114344		134.56846123875286		0.14008631744660394	9.949807572225967e-06	9.082586193266623e-06	1.108833972916444e-05
178	MS	capital	1.8866865325399351	0.4860924439217448		80.8530832249989		0.49562986761612793	1.6768464777810954e-06	6.3701203286401615e-06	4.075516014857718e-06
179	MS	capital	1.2682127720297884	1.6023333792125658		133.79124580584303		0.044078630757728554	8.635416317730492e-06	2.690383053253528e-07	1.0017423872015155e-05
180	MS	capital	1.0463880683748623	1.7143183007587985		135.84642394616736		0.1117687228433254	1.0803857518847087e-05	4.762456741440833e-06	1.0860950974558348e-05
181	MS	capital	1.3648407600366022	1.8845792483982815		131.37898984705217		0.015628514864245824	4.433984854861925e-06	4.203136898045829e-06	1.0163884222788666e-05
182	MS	capital	1.217526777915729	1.6124101260986115		136.83339332832156		0.05841053987789235	5.694491795376936e-06	3.9766010374263875e-06	1.1163125098946969e-05
183	MS	capital	1.1439878176339133	1.9722820336770066		133.37651768122626		0.07759686377150911	6.4483490488456605e-06	6.405826720396455e-06	1.1053280183926172e-05
184	MS	capital	1.1164543180374542	1.9590577696214744		137.34849191374457		0.09813689673804886	6.055008078355816e-06	7.724952713886197e-06	1.0015054514823326e-05
185	MS	capital	0.7284296091306403	1.1790810778064729		134.59759820868342		0.3069867647414929	1.0256341435013464e-05	8.207805376076311e-06	1.1007155123893843e-05
186	MS	capital	1.0464031764358352	1.6701540423610104		133.35420665367053		0.11247104676364214	1.0273414440793957e-05	9.09475683507891e-06	1.0900056949522459e-05
187	MS	capital	1.3413084025278226	1.5448768658012184		132.22925723201985		0.029674923248923197	8.74679301796963e-06	9.358820695141302e-06	9.17435510594455e-06
188	MS	capital	0.7921308290223545	1.9943286187627827		139.02521267599892		0.2583099010772099	1.0891467728316987e-05	4.964254964533876e-06	1.0953478042992264e-05
189	MS	capital	1.0164623227830298	1.6658812270537269		133.40479059651565		0.12167489464188064	9.199809454083456e-06	1.1079753403259704e-05	1.0889390744530053e-05
190	MS	capital	1.534607429160041	1.1935689368371147		108.2843574713468		0.019710568244389992	3.877878789657921e-06	5.578727490684072e-06	9.546999320758928e-06
191	MS	capital	1.1604216264403986	1.009378493876968		107.53873625009585		0.10518448921889761	1.0043158980688445e-05	4.443478855814846e-06	1.0054165979946564e-05
192	MS	capital	0.595295396141714	1.7328212521886974		137.9701828417242		0.4167263429248693	9.493681725772546e-06	9.704874470717085e-06	1.0482638292762899e-05
193	MS	capital	0.8171607142520503	1.4673741480194975		135.52768955821864		0.23602981748406288	1.0558965446208608e-05	9.081171762522797e-06	1.0383134324598547e-05
194	MS	capital	1.1464935549206219	1.7214672946879948		133.97059115764736		0.0802935324952979	1.0960404025530473e-05	5.772807760146688e-06	1.101466947864904e-05
195	MS	capital	0.8107496526845033	1.460187857041535		132.90550655939595		0.23390646091126496	9.602479546119987e-06	9.764108977649308e-06	1.0922307746410874e-05
196	MS	capital	1.0376195797462133	1.4065893535987553		129.45081330046435		0.12062609577273341	1.1060480463596154e-05	6.7051187836878175e-06	1.0980185318980613e-05
197	MS	capital	0.9645875996581783	1.9272738735014676		138.29677400709113		0.14523097651714711	5.822007725509303e-06	6.2234530128633096e-06	1.114637457192645e-05
198	MS	capital	1.2803654338229251	0.9952587634510722		109.19929117035537		0.08434609142143	1.115442530074762e-05	7.580031563857773e-06	8.032882848041641e-06
199	MS	capital	1.206332323024211	1.7390790690543207		128.36714504641972		0.0498384064964587	1.0704213698328631e-05	6.627848331933651e-06	1.112096106446205e-05
200	MS	interior	1.036774929096964	1.77400083905523		123.00797730771242		0.1530863450200043	2.6660912699391717e-06	4.54615119457474e-06	4.564576474921922e-06
201	MS	interior	0.9445653485418175	1.5232538623529157		126.96235817264213		0.21892816302976348	2.8534114597073757e-06	4.418127355957936e-06	5.1892023792264946e-06
202	MS	interior	0.8676548718584549	1.2386508817535966		124.02720812292388		0.28461250449127373	1.3199282018209604e-06	2.228517356360518e-06	5.113713454794766e-06
203	MS	interior	1.0835793229319155	1.3854134903028168		118.85952290362623		0.16518536917531054	1.9424578409117954e-07	2.501911110098994e-06	5.051001934062118e-06
204	MS	interior	0.8807095139207549	1.3090561050356193		123.99656642867849		0.25499976125906276	4.6807208119764555e-06	3.858740223613939e-06	4.931672313391435e-06
205	MS	interior	1.031090879934025	1.5115880279702818		124.65914676619273		0.17437012479165942	4.808877161495335e-06	2.7132337455473608e-06	5.0625881494352815e-06
206	MS	interior	0.955724741305764	1.5451123744228772		123.9500903764918		0.20477995755142042	2.1426304316949147e-06	3.6656017347684806e-06	5.115022175544475e-06
207	MS	interior	1.1153748115943192	1.8222312020022682		125.33986924295141		0.1330345336539684	4.435722457222047e-06	2.313627886436475e-06	4.938779392917829e-06
208	MS	interior	1.1803653923891542	1.75995101173423		123.72906149993447		0.12157389705359464	1.4047404631380573e-06	2.5258683963714027e-06	4.8290354092182345e-06
209	MS	interior	0.787068052347126	1.0335526514062534		123.56775717176949		0.36074048884380194	3.522613937740772e-07	2.660963864060019e-06	5.123375005177038e-06
210	MS	interior	0.9840447412382748	1.3713746188251248		123.20922727310132		0.2099964105120015	2.2490618005090678e-06	3.2481980739448726e-06	5.1315425825559785e-06
211	MS	interior	0.9888423687389981	1.4723614241847762		124.1989141108591		0.2038125199839584	2.130100670104151e-06	2.5069374805469102e-06	5.169627304411556e-06
212	MS	interior	1.2030525238896574	1.7297798721664575		122.24205716589722		0.10961858754763741	2.8476898820625896e-06	3.153752246300003e-06	4.484642188389042e-06
213	MS	interior	0.9659090956485109	1.4416654688217578		124.4845218101063		0.2092248103245567	3.2975304340203536e-06	4.836978915278141e-06	5.092485644556695e-06
214	MS	interior	0.8831152518400325	1.3145498594769114		122.91512027555008		0.2581624889385035	9.846915391070692e-07	3.0940589012666824e-06	5.202538339137672e-06
215	MS	interior	0.8332884592812381	1.2672792977881573		122.63347394099135		0.2803389221694901	3.363941716850792e-06	4.329795200219656e-06	5.186873701196224e-06
216	MS	interior	1.1209582994107756	1.5899394236445163		123.06164341080655		0.14265618240771338	1.7870932068483972e-06	4.514546292959526e-06	4.935866805624396e-06
217	MS	interior	1.2794817207198967	1.827638320758606		119.75262811496043		0.08381657316562369	3.373276640450683e-06	2.2963446495525306e-06	4.050570590869043e-06
218	MS	interior	1.0556557482381668	1.6308374271790202		124.43003915296514		0.1570347649039928	4.978145581848768e-06	3.134690295672543e-06	5.201407885076599e-06
219	MS	interior	1.1763756398110035	1.7651046605572038		120.09362025440346		0.10195131364438603	3.675419482063145e-06	1.4538263449695556e-06	5.200340438821673e-06
220	MS	interior	1.105090698679611	1.5753419450630137		124.38486201374529		0.14832651892386214	2.6456147076141207e-06	4.206352697097411e-06	4.955125523910852e-06
221	MS	interior	1.123400355963793	1.8414120502405176		125.82454271842963		0.13617544593793807	2.0976782103689305e-06	2.6709359776561605e-06	4.976963328220755e-06
222	MS	interior	1.235580501519083	1.989070720895766		123.93024929489185		0.09350949142458992	1.949382694481671e-06	4.97859987295447e-06	4.908244998462526e-06
223	MS	interior	1.1443110897237248	1.7456915708493859		123.31189767767113		0.12771278870147812	1.6031212748109314e-06	2.9513783560387438e-06	4.880836288468274e-06
224	MS	interior	1.1221533813737787	1.6463528569676453		120.20250629757598		0.14132989879236357	2.1112991064559417e-06	3.183618284622619e-06	3.7421171371727222e-06
225	MS	interior	1.2088206027817914	1.7009864802320211		125.22384620172767		0.11742353693560098	2.0256324195836816e-06	4.565689731807368e-07	5.018926365263482e-06
226	MS	interior	1.2025199802880993	1.9455289609620514		122.35838643203282		0.09153317424095322	3.61412351922456e-06	2.323235384321971e-06	5.193123493160758e-06
227	MS	interior	0.8383177445517611	1.163419922554654		122.6138701442693		0.2976490541711118	2.2463644054031116e-06	1.688087615243095e-06	5.051477035237399e-06
228	MS	interior	1.282199067650749	1.8777009325814653		122.63970072056082		0.07938222789351859	3.686714602439064e-06	3.681668451343988e-06	5.12723873601936e-06
229	MS	interior	1.0691223322087118	1.5505584511277384		126.03082969033163		0.18760138609185106	3.0795165348262145e-06	3.72948428248032e-06	2.920285756140213e-06
230	MS	interior	1.0769068090027998	1.7503240230113812		123.26066278304148		0.14131436225642005	5.105544822328706e-06	2.1277857167469857e-06	4.830045368358765e-06
231	MS	interior	1.213741813629841	1.7571896196186505		123.50654943881418		0.10341777649096973	1.766071236660501e-06	2.092946846829359e-06	5.221874944902234e-06
232	MS	interior	1.026671194871058	1.6588563201089082		124.2505777635153		0.16565649829871776	1.612473515462372e-06	4.3941080819405886e-06	5.206275396511082e-06
233	MS	interior	0.7587872308372003	1.1774891989380145		122.97617432035315		0.3391042755782416	3.322250068596909e-06	4.038856839578992e-06	5.158865686428451e-06
234	MS	interior	1.0273899934436364	1.7118027491872785		124.10846420125492		0.15904968987568008	5.039561218053791e-06	2.690224354956463e-06	5.034196827309515e-06
235	MS	interior	0.9387828435704998	1.5267756521940283		124.11412317933915		0.20534418312987945	3.6577627698388255e-06	4.869566135759637e-06	5.108780126493917e-06
236	MS	interior	0.9290763468296072	1.3961695335109605		122.52763847085963		0.2176509320997928	3.854224903882755e-06	4.043107311082684e-06	5.076007456175745e-06
237	MS	interior	0.8933917256931496	1.3651388724045554		123.45710265919229		0.24117345941881554	2.8252459282561964e-06	4.0542373431000605e-06	5.160418053529108e-06
238	MS	interior	0.8163369926991204	1.2544403244650244		125.22067014339515		0.3121711023752383	5.513819644333228e-07	3.511741129449106e-06	5.140903063327069e-06
239	MS	interior	1.104370295507711	1.7486712220029674		121.93290264000879		0.12779681594904507	4.728118872663772e-06	2.3586573904594063e-06	5.097330183105037e-06
240	MS	interior	1.1605258642021605	1.8731381742835111		125.61409691863587		0.12843076042905602	1.9733793983677754e-06	1.8972454612632458e-06	4.7547588468392155e-06
241	MS	interior	1.023752471870347	1.4755563723967076		123.03992486434095		0.18850426884769866	2.6909733004593103e-06	3.07590769574005e-06	4.508856977269857e-06
242	MS	interior	0.8867352822357041	1.2531573523585842		123.77606574653363		0.2671666778567783	3.4505131857648688e-06	2.0463155408440207e-06	5.139415978806263e-06
243	MS	interior	1.0774571474611694	1.5005670932602657		123.23519212923142		0.16925585554165895	2.4624990540134567e-06	2.0673595833257235e-06	4.883799164083073e-06
244	MS	interior	0.9582223437744345	1.5374813935409786		131.2467092426316		0.23999870270571255	6.79583458955502e-07	3.855005287826328e-06	5.057379311846981e-06
245	MS	interior	0.776934737175176	1.0973109396081508		118.91029345571515		0.3234517673936877	4.072735913444789e-06	2.938985237941282e-06	5.205098326329986e-06
246	MS	interior	0.8646540784686106	1.263257988521068		123.92275627399574		0.2729205977170811	3.0811283889634264e-06	3.894215879281116e-06	4.908131439015531e-06
247	MS	interior	1.0146781911973477	1.6428373650027017		123.54316950869956		0.16796483698616413	4.816283688563804e-06	4.245334513536673e-06	5.158552900880472e-06
248	MS	interior	0.7889443373770936	1.0601336608198944		121.22544204783188		0.3390635445646683	2.9807263923355548e-06	2.8519832556873743e-06	5.217041826215125e-06
249	MS	interior	0.9701431194122538	1.5276098925633497		119.55717506887004		0.1846150357891528	9.449107368946648e-07	2.9541545811015867e-06	5.0429650271692305e-06
250	MS	interior	1.1673330229632564	1.6270477247802737		124.95850888746823		0.13777534403884073	6.483798758555494e-07	3.4728059168442656e-06	4.6583926828154755e-06
251	MS	interior	0.7567448997308731	1.0818925048270633		124.47157706499787		0.35404935858553244	3.744357250706087e-06	4.8020695522804185e-06	4.759705964846709e-06
252	MS	interior	1.035307974130576	1.5235778810298322		123.50044229179402		0.18274364230689477	2.1334044522172375e-06	1.2583520584206965e-06	4.934272827491557e-06
253	MS	interior	1.1842991760835153	1.7710582905629106		122.75264163394044		0.10447012155490328	3.857669044891918e-06	3.441421916256461e-06	4.995115027612833e-06
254	MS	interior	0.9258769939829317	1.3029994862678813		124.25984161090778		0.252985729731228	1.5688136651464758e-08	2.1215470970479785e-06	4.969218730779425e-06
255	MS	interior	0.9865580661758142	1.4994961474808666		118.5158242530558		0.18409233395368202	2.799901286927026e-06	3.400405149908315e-06	4.161505242970044e-06
256	MS	interior	0.7665106528261837	1.159170977203974		126.00897761883023		0.34340310940482066	5.048449957915253e-06	3.956450384212225e-06	5.090082297435496e-06
257	MS	interior	1.074607239486154	1.5653697409662533		123.50617684136186		0.15515314987235695	3.6813464430533117e-06	2.7189908478635353e-06	5.203527911727252e-06
258	MS	interior	1.0538123999545452	1.5771508480367677		123.17826747880864		0.16823929057724699	5.22546272680404e-07	4.673986038436876e-06	5.213047060169592e-06
259	MS	interior	1.252538351172117	1.8966269809911755		123.76286961922001		0.08987204650711834	2.0551203723207e-06	3.0138474943025428e-06	5.136631184947042e-06
260	MS	interior	1.2191392070207483	1.7551791722787007		123.8395066799635		0.11590507145667153	3.8161400975313106e-07	2.3833760379085874e-06	4.680942320170271e-06
261	MS	interior	0.8903000162582249	1.1799649468022895		122.2096837296739		0.27387343921831253	5.293533762405884e-07	1.6955867063035838e-06	5.171232791918286e-06
262	MS	interior	0.8072094545915731	1.209617793528698		123.61150024149248		0.30967408111768985	1.4286077586872302e-06	5.1739580366683214e-06	5.120309430352218e-06
263	MS	interior	1.3162696484348435	1.917590620462208		120.17848016614508		0.06274199139635613	4.080975487996651e-06	1.472464252360436e-06	4.687320647266449e-06
264	MS	interior	1.25710233749313	1.8374830101638766		123.59198508547165		0.10107218363244616	8.241505733129853e-07	4.143271876662348e-06	4.089190320172473e-06
265	MS	interior	1.046337917064083	1.5490838787884351		122.307051110416		0.16340196966006787	9.112493986444749e-07	4.629178210619277e-06	5.1649942328623125e-06
266	MS	interior	1.1345212684799388	1.5549549524988553		120.97345822603607		0.14419449169057652	2.0430275072508544e-06	3.0044653651416686e-06	4.420574475302029e-06
267	MS	interior	0.9472600794238725	1.374074915035748		121.60851516946022		0.2261288407905234	2.586192774807004e-07	2.868024562259895e-06	5.11863958261203e-06
268	MS	interior	1.185050249993375	1.85365172546309		125.90574834116377		0.1156114328647334	1.7453849877193276e-06	2.7620469127126824e-06	5.206161064685128e-06
269	MS	interior	0.9721298651374977	1.401651087025759		123.24442205656909		0.20590150940753343	3.6907784531335406e-06	4.647868934856302e-06	5.138270087204954e-06
270	MS	interior	1.1614982443538333	1.837726412806395		125.05231980800602		0.12054716409450116	3.7353598652968535e-06	1.8958165421274776e-06	5.195812133956591e-06
271	MS	interior	0.9496536017471241	1.4055078422716536		123.06219838409521		0.2276027508625536	2.01341399430045e-07	3.179261819443528e-06	4.944883534973598e-06
272	MS	interior	0.8140606336909522	1.2517207445269483		123.2461760454664		0.29207360982696506	4.935478506149271e-06	4.367105529110482e-06	5.037792739870157e-06
273	MS	interior	1.085222416486939	1.6363684009093835		124.81916917761977		0.15957703701503193	2.741132263392244e-07	5.023823358898895e-06	4.957963430010001e-06
274	MS	interior	1.0920778513323315	1.603184818693831		122.71281220898587		0.1476432847816245	2.8034545142223693e-06	2.4935223478411463e-06	5.145072329787787e-06
275	MS	interior	1.1186900236670618	1.58699930144689		125.85312524094908		0.16791842783385869	3.101954234888663e-06	3.7198246466627806e-06	3.075652753005513e-06
276	MS	interior	1.1031410114778513	1.5793235077974044		126.89405491487483		0.1643653575531749	3.75219072449395e-07	5.151349935480227e-06	4.676616271048813e-06
277	MS	interior	0.8903966722545369	1.3406123357000446		124.29211205009695		0.255198067087915	1.655530025209614e-06	4.758996315268101e-06	5.139362868411014e-06
278	MS	interior	0.7235450831807778	1.044083354433537		122.99551615558681		0.38467317210886126	3.387567509732695e-06	4.83373303870651e-06	5.142484769074519e-06
279	MS	interior	1.0173235784126746	1.4651029605561763		120.97095761171161		0.18189981029454982	7.532901620836779e-07	4.0384680400350405e-06	5.000726142983463e-06
280	MS	interior	1.0493959259010879	1.4784505612487768		122.84798640442105		0.17182390974728112	3.0457780815086095e-06	3.446972477563116e-06	5.202083324190774e-06
281	MS	interior	1.1691974931699416	1.8875685120231105		120.03154358921657		0.10533420920744625	5.605277841175605e-08	3.1082459173133465e-06	4.884324254035159e-06
282	MS	interior	0.7462935595678202	1.1018579064843133		123.78487742560758		0.360787058077995	3.919028147237923e-06	3.9765182678799e-06	5.121206147254678e-06
283	MS	interior	1.2780747835284223	1.943585701459199		124.53662241389956		0.08957428591283564	3.918317802972507e-06	3.1808218207128537e-06	4.092591831508334e-06
284	MS	interior	1.006295234142388	1.4941619160444823		122.98192325437658		0.1867808707796442	2.0387354902766976e-06	3.0713207029767883e-06	5.221056310290828e-06
285	MS	interior	0.7262892157097166	1.0448872741239108		125.88298404384578		0.393904148152406	3.3484849395142916e-06	4.827602702717378e-06	4.9886385168471765e-06
286	MS	interior	1.046627411260943	1.506920746092407		124.45792860273482		0.171168537068364	4.069207143913021e-06	3.0643768104633094e-06	4.811903519424758e-06
287	MS	interior	0.9336758125109894	1.4817594486499308		123.68797958714202		0.20765443886436277	4.376204447111964e-06	5.063050426491318e-06	5.0786916835004065e-06
288	MS	interior	1.3044530396343665	1.8600935700466439		126.2309768569072		0.08721759129957825	2.695518799256232e-06	3.9748652051834976e-06	4.651873827274522e-06
289	MS	interior	1.212941209169401	1.8429508657203026		122.78138502169465		0.11477835346266474	3.0429212992855005e-08	3.6553890513241015e-06	3.883034074474244e-06
290	MS	interior	1.1996545255650766	1.7747061919246043		123.19298082925991		0.11036664728878265	2.820947394100698e-06	4.9096466628475645e-06	4.4282467324111014e-06
291	MS	interior	0.6742715452858524	0.9507041740755564		122.35147977337562		0.44395680385706204	2.2684174949793635e-06	4.5091721328770654e-06	5.089708308056428e-06
292	MS	interior	1.170926788156506	1.7442025627859556		124.47787008218708		0.11709431763497713	2.6175292111218238e-06	4.972550723448886e-06	5.179235544751483e-06
293	MS	interior	1.0646655682079766	1.4556563628385668		123.61824182233023		0.16398996133278346	2.062011376467117e-06	2.5183903909060305e-06	5.145751607813375e-06
294	MS	interior	0.7623957353239028	1.109257913713907		120.74471763251529		0.33426696300229947	2.9128438040465e-06	4.840348110623243e-06	4.872392251956215e-06
295	MS	interior	1.068783365370581	1.6332720798806564		122.65071106890986		0.14211681202893098	4.154879974928844e-06	2.6200338673368e-06	5.222231017527967e-06
296	MS	interior	1.0020063326897755	1.5286464896000773		124.85256812236915		0.1807489126954628	4.186310682081186e-06	4.148919838487294e-06	5.138146347925805e-06
297	MS	interior	0.93389004715652	1.362513709214904		124.73180240022901		0.23612643478315962	2.0599364794490476e-06	3.6343359616328437e-06	5.109508547045173e-06
298	MS	interior	1.1465749543473733	1.7366122863327185		124.2893587486217		0.12917277994506784	2.1854697658311002e-06	4.2467995301378744e-06	4.9727946828079255e-06
299	MS	interior	1.0500591562187709	1.5722946049603375		123.82834747752477		0.1680035846921533	3.5020016589179436e-06	3.3683018792696247e-06	4.823551986797166e-06
