## Supplementary material for "Assessing the nationwide impact of COVID-19 mitigation policies on the transmission rate of SARS-CoV-2 in Brazil": seiir_fits_boots_PA.csv

	state	type	beta0	beta1	beta2	tcut0	tcut1	delta	e0	ia0	is0
0	PA	estado	1.5212983011022996	1.0986286070593985		109.56243418777713		0.3047366108962591	5.193834386661417e-07	9.580915037664157e-07	7.077217613496094e-07
1	PA	estado	1.6600653935930356	1.1874824685681111		110.85881725002686		0.2558428228122297	1.6966245641332065e-07	8.725207776021133e-07	7.524053004104902e-07
2	PA	estado	1.4568541075152575	0.9752062089283415		106.83309789496964		0.37938414705949286	3.7497589870276644e-07	7.552050827880412e-07	5.346030122438001e-07
3	PA	estado	1.6784734100732717	1.2256421979154644		111.06688437488764		0.24034350062569548	6.962384723037174e-07	1.1175595365697583e-06	6.55180223486758e-07
4	PA	estado	1.7640169274376898	1.122421902957835		105.39176782193596		0.29208574938604126	4.6782699163177934e-07	4.942637926321286e-07	4.076740096526575e-07
5	PA	estado	1.7764136414243592	1.3412363596194623		114.67437615167974		0.1873901822828136	2.0902059657281883e-08	7.298102164580019e-07	1.1430521175235781e-06
6	PA	estado	1.3227191352248209	0.9090912839118012		105.4508502015392		0.4367374139699979	1.660852799820456e-07	1.4071934599863275e-08	1.0457428377768294e-06
7	PA	estado	1.3896136199246623	0.9994959211816935		111.46159342555204		0.35441529796131255	4.346771325132486e-07	5.808948920991304e-07	8.98939785059097e-07
8	PA	estado	1.232413137296304	0.9370484382745935		112.84665297578736		0.40143028853844254	9.230203395438521e-07	6.158062642239592e-07	1.1303211716307533e-06
9	PA	estado	1.760305733161217	1.3500154684166796		115.7746243563691		0.18958149890620424	9.128615153701606e-08	4.6559042206128614e-07	1.0979042564525836e-06
10	PA	estado	1.1342444689903286	0.8424739723409883		110.98361351233979		0.48379234760511697	7.617493275773622e-07	9.542607698389042e-07	8.770937873388433e-07
11	PA	estado	1.6502588610699942	1.2256434873140758		111.21448932678075		0.2401521153980849	3.7263845375801564e-07	7.649353151613572e-07	9.495704661096958e-07
12	PA	estado	1.0180910108858179	0.7269709408226255		111.22114562735386		0.5960447678575983	9.860688568535804e-07	6.578813624423874e-07	7.362948185578976e-07
13	PA	estado	1.5759240594742028	1.1553998301391404		108.79058640946124		0.2803896717709804	5.082542947696688e-07	1.678910866578462e-07	9.66774195723947e-07
14	PA	estado	1.5855091438884972	1.0362346064295926		105.13873429958568		0.3441828550977011	1.6875540344905662e-07	1.004905346378578e-06	4.3219073208816704e-07
15	PA	estado	1.3531590385439833	1.0212983494841876		113.53636605147108		0.3370675246986343	8.842707834689159e-07	7.166143770433383e-07	1.1051817563399316e-06
16	PA	estado	1.54471412176347	0.9919653247733742		105.43970525781134		0.3709903263727314	4.979947767943424e-07	2.0284018280402525e-07	5.2839312877164e-07
17	PA	estado	1.5884759907582287	1.141617787328526		111.5975934842905		0.2784928784809215	3.877764874440971e-07	2.1706623330443022e-07	8.43103332085101e-07
18	PA	estado	1.5301180551135103	1.0002534478901377		104.87273836204784		0.3630359606950251	4.908948041179558e-07	7.02969810516939e-07	5.143043764943618e-07
19	PA	estado	1.7743542742435867	1.1150817105703603		104.36415640542576		0.29581191710996213	5.569139256367379e-07	2.92973506819428e-07	4.6092677590638956e-07
20	PA	estado	1.6533104975989894	1.2355612030778165		112.03417087512082		0.23900857795893274	5.490230183591859e-07	8.051588232117528e-07	8.318696879193544e-07
21	PA	estado	1.662967594805946	1.2445147887429158		110.12691338767964		0.2405850055740443	8.114898596130032e-08	2.1719945912584732e-07	1.0631340166039857e-06
22	PA	estado	1.0251374043871384	0.6779263563891366		105.48019732118331		0.6668140238282201	1.1003575346492916e-06	3.563904396235659e-07	6.270527743494657e-07
23	PA	estado	1.8053640954827355	1.3343971685205165		110.82265738645896		0.1989990357184691	8.630109654938408e-07	7.911987813774224e-07	7.691299876807745e-07
24	PA	estado	1.5949127423543439	1.1783101430252203		111.13127100680431		0.2596134540768009	5.499830283201411e-07	6.576330438338066e-07	9.64283652805334e-07
25	PA	estado	1.4861570012693037	1.0602749663741629		110.54661361716262		0.32198331794101587	5.759984718983626e-07	4.2410977162588897e-07	7.885822119832026e-07
26	PA	estado	1.306559053762315	0.9754379466169791		111.24346582128383		0.37392012745404735	9.100255116432153e-07	9.9731007418058e-07	9.209358151611962e-07
27	PA	estado	1.5790349172162368	1.1654163845221786		112.40055048491493		0.26487923156851517	9.879443015272301e-07	1.0015121352151863e-06	7.01055733879132e-07
28	PA	estado	1.2392571393755236	0.9373835566717356		111.3656588002245		0.41131345384077084	5.454399952135529e-07	6.442279481575547e-07	1.053507827678714e-06
29	PA	estado	1.683576441530143	1.2358309543378514		114.31960296192847		0.23195182235410397	5.309858314067244e-07	2.957018636077472e-07	8.296863372388697e-07
30	PA	estado	1.2997384199710642	0.925019237002942		110.23913114835499		0.40542690622978206	9.383988747910686e-07	6.558614094603862e-07	7.588294540100652e-07
31	PA	estado	1.5481487899261956	1.0789826970293261		110.67961726182841		0.3047942397994547	8.245243689930328e-07	6.299105473755625e-07	6.155062937034376e-07
32	PA	estado	1.8287441788593761	1.3816932144506155		114.08415712548499		0.1737935011254503	6.394468903585624e-07	5.096465754390028e-07	1.043466988141626e-06
33	PA	estado	1.7067878628623252	1.3460138603507723		115.23158180363299		0.19541181060853088	8.997697214771712e-07	5.679682000741335e-07	1.0844773877900397e-06
34	PA	estado	1.2313050350068604	0.9595489884174947		112.38283443745107		0.397591009584559	5.181321121585217e-07	1.1352863161821615e-06	1.0549390134844607e-06
35	PA	estado	1.3995905890056914	1.0387986844426025		110.89157553968556		0.3318682461195663	9.573558573696392e-07	1.0864187573790422e-06	8.628699841783174e-07
36	PA	estado	1.2969395601273472	0.976472530468879		113.17865626239912		0.3685662701889391	5.174466898980272e-07	9.013720876137719e-07	1.1134738762759478e-06
37	PA	estado	1.1261447869701782	0.8399842657677852		113.91088488097913		0.47114253889998353	9.552637556007017e-07	8.247486573440563e-07	9.906549585104822e-07
38	PA	estado	1.3955768603982615	0.9936841371316656		109.80888600280271		0.3605405962619796	7.844504950359682e-07	5.05806506195748e-07	8.077415626778459e-07
39	PA	estado	1.7726123305334787	1.307027350731722		112.16081548789533		0.20437397527931558	5.457244206063721e-07	7.87332555477201e-07	8.584098448201495e-07
40	PA	estado	1.7053639930220275	1.2451102761176576		110.41461593002487		0.2355474914807559	8.747975812967668e-08	5.0994375618232934e-08	9.977859535643605e-07
41	PA	estado	1.3515750505108985	1.0104178256853409		110.80738614973559		0.3562491029377119	5.548966358433393e-07	5.938251569076635e-07	1.0405569797525957e-06
42	PA	estado	1.217053081626494	0.8527670264018601		109.44764044978866		0.4729589812599583	4.863961518704924e-07	5.068470624455843e-07	7.770934571086575e-07
43	PA	estado	1.546630927401089	1.1369218899033715		111.4257881250424		0.28305106346759834	7.083315530974467e-07	6.3533756506953e-07	8.057730377418883e-07
44	PA	estado	1.4222888317546345	1.0392531607417008		109.88835112108865		0.33806190441225137	6.170942465198433e-07	5.25247487277878e-07	9.17226881817488e-07
45	PA	estado	1.454605480782347	1.0597394384503638		112.54860324934046		0.3156649177586782	6.326548767098615e-07	6.307986780053534e-07	8.685392450624478e-07
46	PA	estado	1.4932931026684284	1.1048986995121919		112.58356793856913		0.2926495482945263	2.0709786109102578e-07	5.645537114578662e-07	1.102722918553726e-06
47	PA	estado	1.3203382225544915	0.9086141425109444		106.30142272024362		0.4324677989290692	5.896864274180618e-07	8.012139294891782e-07	6.154106163799975e-07
48	PA	estado	1.244992679585294	0.8618663483570449		110.43583273796179		0.45376800749580093	8.057955040881398e-07	9.424701822992382e-07	4.954367254478673e-07
49	PA	estado	1.028618434621978	0.7555355171322645		112.93815383397603		0.561892313546969	7.967987712777007e-07	8.261959399527904e-07	8.680307077325256e-07
50	PA	estado	1.0041884356011292	0.6785925808641955		104.2836456284896		0.6675426016280639	6.137350845365968e-07	3.7872462738568247e-07	1.113860577798773e-06
51	PA	estado	1.5984438418303926	1.171658369584696		111.30160941277677		0.2637801960292514	1.4347139174810224e-07	5.617725780276533e-07	9.835817425911414e-07
52	PA	estado	1.175643118008877	0.7815095366355476		104.39461538248935		0.5461767260175482	6.561804267338848e-07	4.92798482889934e-07	7.3925570818235e-07
53	PA	estado	1.2844401932917904	0.9691897229066543		112.14318925156704		0.382691412793912	6.887685271415879e-07	6.531399045779018e-07	1.0406953580396434e-06
54	PA	estado	1.6695987133627468	1.22839534905997		112.72335506122016		0.2391608986443691	5.395762279350477e-07	4.080104903031996e-07	8.195313516782546e-07
55	PA	estado	1.1439901889481237	0.7582534512160444		110.98329657589231		0.5549175092424986	3.377281269623022e-07	5.555670459794277e-07	4.95030275140427e-07
56	PA	estado	1.336862448362515	0.9736179440514405		111.79502906981911		0.37447372332349776	4.935798745059959e-07	7.065144544264006e-07	8.657832116984692e-07
57	PA	estado	1.5319476300371755	1.1463194981922884		109.68336316362833		0.2782387067337016	5.941067852260394e-07	7.254201025432459e-07	1.0737324598374057e-06
58	PA	estado	1.558079766234352	1.0197717536166804		105.4196839976627		0.35134671986505434	2.9713792533677216e-07	8.214178742347963e-07	4.860357969664035e-07
59	PA	estado	1.4807827628106813	1.0359290814140176		110.72905002669022		0.3314255801534789	5.526236268779191e-07	9.098094333807138e-07	5.917328934983106e-07
60	PA	estado	1.7610878693479077	1.2410304525192442		111.33509150565011		0.22729410074862516	6.00174196602471e-07	4.3302319618877214e-07	7.103475364119845e-07
61	PA	estado	1.628353284482897	0.9858199543192594		104.33653163358525		0.3755847291577964	7.648956464287369e-07	2.867524781465273e-07	2.537708809488095e-07
62	PA	estado	1.9565543128144467	1.3347330940538944		105.4835928837283		0.20738311700828369	9.263217193658179e-08	1.0821124816785611e-07	7.267764303355115e-07
63	PA	estado	1.438722821332818	0.9234959925615718		103.94861014268585		0.41892267667265143	4.0168399645323317e-07	8.498606167181298e-07	4.270901863523869e-07
64	PA	estado	1.4136955300712444	1.0090277492952293		105.79581253111016		0.3564302425596969	6.331793765372095e-07	5.179001356664408e-07	1.0743779684530677e-06
65	PA	estado	1.432896852251352	0.9904432383446915		109.54358429350188		0.36693251112344233	4.629768350093012e-07	5.232095753879063e-07	6.251835595223726e-07
66	PA	estado	1.150036354412891	0.7929751134844283		105.69295378710802		0.5317327883771495	5.428129432666884e-07	7.195170993797594e-07	8.526664574488055e-07
67	PA	estado	1.4443779475556502	1.0803439008043096		113.53969684924496		0.3056057656633132	4.66164472861182e-07	4.4418231588269513e-07	1.105748904643935e-06
68	PA	estado	1.2703395792249668	0.9258381428974748		114.48539956391267		0.3992190292778645	3.2741872758276453e-07	3.620215397774443e-07	1.071523217660025e-06
69	PA	estado	1.7128444327192922	1.3445616689246338		112.0345335791577		0.2002418665394577	3.0577918645321995e-07	9.846110044995713e-07	1.1111317066668155e-06
70	PA	estado	1.545105178711728	1.14886529925399		107.65840125744766		0.2835929628980916	5.343822860932717e-07	4.975518354295178e-07	1.0920398245678288e-06
71	PA	estado	1.4233127295096553	1.0411472232957586		109.01373866185375		0.34307317249350144	7.79702116909972e-07	1.3547519765532349e-08	9.619719680547436e-07
72	PA	estado	1.5663448035088803	1.1227906907137268		110.402462726171		0.2931807312663678	6.318429996774698e-07	4.825160185992327e-07	6.77465653555543e-07
73	PA	estado	1.4607273992100542	1.0597327134954548		108.95064886901521		0.32592949591679526	9.62360447325112e-07	6.074036005671785e-07	7.785113090284924e-07
74	PA	estado	1.0472689746131296	0.7629409162981347		108.6963439998242		0.5620202478114452	5.885719048740605e-07	9.52125579001688e-07	1.040422265450161e-06
75	PA	estado	1.3499638943861014	0.8754428146490776		106.30195310170268		0.45339573351002344	6.229177719557693e-07	7.0896777407955e-07	3.690190629134397e-07
76	PA	estado	1.0742446935580443	0.7369405764231408		108.0837042461692		0.5933347377260676	4.1010537523797265e-07	8.099558621715213e-07	6.202610260134003e-07
77	PA	estado	1.5580393195817965	1.0018087317719717		104.9013009044915		0.3612161227894736	8.86706448120826e-07	7.429422307485648e-07	3.1602400899705103e-07
78	PA	estado	1.923415997442141	1.3692570728688467		110.48327177114135		0.18464143676518588	3.1174990927491165e-07	6.236897288228061e-07	7.079604526074028e-07
79	PA	estado	1.3420121595878347	1.0212034113557509		112.69535551353212		0.35081172065735233	1.0207174860109923e-06	1.101915158053043e-06	7.600376102453962e-07
80	PA	estado	1.2201196083493475	0.880237512883512		112.5045140917519		0.437655578555405	6.957781348596179e-07	5.573514323927441e-07	8.95179109364419e-07
81	PA	estado	1.394137964020196	1.041155233082342		110.79137855714362		0.3320032381289657	5.21036622213013e-07	8.716710555572784e-07	1.0819391494571454e-06
82	PA	estado	1.3298407138697848	0.9163254015801978		108.64700408671185		0.41440048175044186	7.790225307966887e-07	3.94106704166309e-07	7.324772025048326e-07
83	PA	estado	1.5182845395308608	1.134367858318533		114.21245495341259		0.27736941628478573	2.689674140125547e-07	7.20489676957667e-07	1.0138208476559324e-06
84	PA	estado	1.5219730014334025	1.1313483143487706		110.89055927161242		0.28260702111798397	6.025065868192012e-07	8.74980020100757e-07	9.744915622716291e-07
85	PA	estado	1.4445791479594683	1.0707746695593594		112.56450345544124		0.3152262034507563	7.596618239952555e-07	4.1241902235826517e-07	9.496891788076559e-07
86	PA	estado	1.1863801435128067	0.7842580998035106		107.420330723517		0.538912816712583	7.928480948307576e-07	4.54414085819942e-07	4.802155718197876e-07
87	PA	estado	1.5101955042419115	1.0974119614759779		111.69068162787498		0.296831833747	2.1024883674302557e-07	8.28530301624714e-07	9.412698862755174e-07
88	PA	estado	1.178527060061626	0.8607999921495708		115.4094008053272		0.4457670476778483	6.756707063141163e-07	6.381091543950959e-07	9.471954886352706e-07
89	PA	estado	1.1701427048498658	0.8728938863304662		111.21284034688203		0.44973081257277003	5.151190429449654e-07	1.0732090111580052e-06	1.0810572825154947e-06
90	PA	estado	1.1801697057776306	0.760300896323565		100.88524826842595		0.5787931308374943	9.104741758939501e-07	7.236975458086313e-07	5.356366424549129e-07
91	PA	estado	1.4051625863974402	1.012375029249603		109.7186146636863		0.3524802366966418	5.280243942376712e-07	6.974552740375856e-07	8.169709180924455e-07
92	PA	estado	1.1506599817535383	0.833261337212837		114.1183735653864		0.4722823123760105	9.53892542246589e-07	6.063177509796353e-07	8.402006006482316e-07
93	PA	estado	1.5873314160954535	1.190129711123018		112.69501368075852		0.2629415433700617	8.813601897068563e-07	5.777850442874516e-07	7.208399773736133e-07
94	PA	estado	1.4017609775154836	1.0382617128240712		113.6520623720772		0.33113792241365414	4.976606139581894e-07	7.533800303425788e-07	9.054438194911513e-07
95	PA	estado	1.3925037131961067	1.034049685274982		108.75126931200947		0.3409955335931726	8.488397003163047e-07	8.618108510764739e-07	9.974969165053032e-07
96	PA	estado	1.354543346295131	0.9892755704704066		112.8311525155821		0.36079935427753695	6.061591795180594e-07	5.597686097465848e-07	9.04234983287156e-07
97	PA	estado	1.3808821321042068	1.0375968111132898		112.77435800822649		0.3364988738360214	5.758587686568215e-07	4.529051140466714e-07	1.0664033630946355e-06
98	PA	estado	1.1318728478383826	0.8350324485108255		111.56500526930772		0.48206823295327644	9.811124418661962e-07	1.049673193652513e-06	8.223543056862372e-07
99	PA	estado	1.370081847793259	1.0181125134547904		112.2079011984226		0.34219907280069334	6.359325702109692e-07	6.629053707411631e-07	1.0455738740463127e-06
100	PA	capital	1.6853366404515921	0.9806313749318591		106.87181043053414		0.28520890953680245	2.8288295754670935e-06	5.7020010045463714e-06	1.797246665139006e-06
101	PA	capital	1.8545884457644053	1.0862609675655546		105.0996922707736		0.24321684676123115	2.9199009866018616e-07	1.3601499769865754e-06	3.1097821314906116e-06
102	PA	capital	1.820289582668691	1.252730538947739		111.98453586028636		0.16399591792671256	3.5535849953578257e-06	2.4826458624252083e-06	5.165351908884205e-06
103	PA	capital	1.1502068922156052	0.6818592628819624		106.17907433322172		0.549632604889298	1.4268349627828998e-09	3.5632782735252063e-06	3.6621624471282985e-06
104	PA	capital	1.171560764683185	0.7089268153110122		106.96317138504114		0.5171849645555543	2.935519733917308e-06	4.401353982396963e-06	2.4839226354377463e-06
105	PA	capital	1.6011702505723115	0.9217624107339458		105.5515919512375		0.33640773178928113	5.698727209380745e-06	1.138676241701587e-06	1.6694110251818124e-06
106	PA	capital	1.4222994545663863	0.8755662628719257		105.7250993546987		0.3706577282031911	5.922856026055929e-06	5.803308133717255e-07	3.467759414530772e-06
107	PA	capital	1.0882979343828414	0.7146734376468437		112.00845555926546		0.4992066391913519	2.5270218235804956e-06	2.6344782255450018e-06	5.213239713223086e-06
108	PA	capital	1.4278583488254826	0.7494562853168878		103.09725010025208		0.4903843413079078	4.953226758207012e-06	1.9342309713155035e-06	2.510548368320359e-07
109	PA	capital	1.6223372225410508	0.9238372076530704		104.50636325787927		0.3397207210166355	2.5653074529332657e-06	6.7576218844283095e-06	6.462696717585061e-07
110	PA	capital	1.5147770124036026	0.8708487971265307		104.93322084460249		0.3772828730826079	3.7197891984885186e-06	5.690882680368378e-06	5.557871423829715e-07
111	PA	capital	1.3041083143346828	0.9045619913419343		112.88273749500048		0.33736720420001176	1.800701308507766e-06	5.776158306311762e-07	7.261641548486909e-06
112	PA	capital	1.1425444821413533	0.7980264041628944		109.80839172477107		0.43653664804667475	9.214232775169378e-07	5.053563212963609e-06	6.829380976700419e-06
113	PA	capital	1.1214323816130536	0.7583288710493769		111.65604254350733		0.46524580911226976	2.0013667015932524e-06	4.420328616866249e-06	5.038069751121913e-06
114	PA	capital	1.3291610991915457	0.7953129274889772		106.08303113181397		0.42649838936505685	4.345656822463831e-07	7.787950372978038e-07	4.91794742830004e-06
115	PA	capital	1.1089323530651896	0.6389317643996951		105.23020344440435		0.6034470638200646	4.4838035151570335e-06	1.099354089139515e-06	3.057259018945495e-06
116	PA	capital	1.3134998293380775	0.7465807059591277		105.05565380651818		0.48314362217760787	1.8825968508004243e-06	3.898960523200955e-06	1.810565463391706e-06
117	PA	capital	1.1928311756079237	0.786532383170121		106.63106017088282		0.45028315699686855	1.491445789340413e-06	5.974045196152058e-06	4.794657475239923e-06
118	PA	capital	1.2503869657814306	0.7552926255910216		105.50025062029489		0.4699553921134787	3.3987146761889722e-06	2.077153229160573e-06	3.910144560819617e-06
119	PA	capital	1.7128693836408049	1.1807453150969536		112.07046377946594		0.19435212350055722	3.2806346272913932e-06	1.6157421922490154e-06	5.211270184107705e-06
120	PA	capital	1.426845442795321	0.9877102313673194		114.26937369030111		0.2753774611126416	1.3451216202111108e-06	2.465921511685898e-06	7.011648066166971e-06
121	PA	capital	1.5360580662790202	0.9297344526684704		106.5898415371895		0.33499418387059343	4.303619454216858e-06	3.84567429075068e-06	1.6605710229301302e-06
122	PA	capital	1.4706581166532526	0.8328769780027494		104.38764948493167		0.40677705375286327	2.76635233291758e-06	5.579896209117332e-07	2.691090539635473e-06
123	PA	capital	1.1015463644589405	0.6797886691263059		103.41178271219948		0.5672287943483476	3.718139986348407e-06	4.270060258112967e-06	3.927885674556313e-06
124	PA	capital	1.3245704412968948	0.7647280272523395		105.26188926371373		0.46274362223143434	6.482024931013337e-06	4.454912298326311e-06	4.1886325625261237e-07
125	PA	capital	1.0954027410814244	0.6604009328630478		110.3938777866839		0.5619415750743362	1.912977547798214e-06	4.877957350742958e-06	1.799866723442734e-06
126	PA	capital	1.7925460838700094	1.2082010307436175		110.24763158354607		0.18753377273474617	2.933333046145413e-07	3.882508140284349e-06	4.6337543351261635e-06
127	PA	capital	1.4058349219451172	0.8802723743943919		104.98749452125284		0.3754595520049346	5.899424142357115e-06	9.287522299810407e-07	3.5040469116991743e-06
128	PA	capital	1.7727431720383828	1.1443861152552248		110.93088036124628		0.2049186217501672	3.3721214212622346e-06	4.51217905822949e-06	3.178167068662255e-06
129	PA	capital	1.2754206072687713	0.886904490925681		111.86056119312435		0.35664836382084175	5.963937571814719e-06	2.730271799229403e-06	5.203345620176027e-06
130	PA	capital	1.5716623557756937	1.0812630460015633		110.96063813210394		0.24031638400463817	4.230434032758774e-06	2.861764486971181e-06	4.974677189596089e-06
131	PA	capital	1.66376683222748	0.9890684141382838		106.90012351897843		0.2884136073036725	3.883934804054209e-07	1.0403002806293757e-06	3.490980533340855e-06
132	PA	capital	1.7182929446448385	1.1453559471184616		111.15800975654965		0.21337629064624009	2.7272521940504943e-06	4.067007483826787e-06	3.5656120682647448e-06
133	PA	capital	1.6325477897429028	1.1032361920670726		112.03885721393563		0.22722321891705333	2.7734155007834965e-06	3.243863929948155e-06	4.453731648682259e-06
134	PA	capital	1.4380121379401771	0.9577689623393265		110.34621875666657		0.31719348971598865	2.3334921286175904e-06	6.615849101700125e-07	4.756033903742599e-06
135	PA	capital	1.083135728098856	0.7253553485509233		110.61916986796511		0.4994466758062217	2.9819952692777905e-07	3.2145377167261807e-06	6.190881128101653e-06
136	PA	capital	1.186976728371109	0.8319424163064886		113.87065450759961		0.3901475250782378	6.153780290843706e-06	4.84268581345374e-06	5.26615077001888e-06
137	PA	capital	1.1317458781223801	0.7452260563110538		110.39059807034376		0.4781362471935429	3.268604837743565e-06	1.868766894993275e-06	5.133852926286501e-06
138	PA	capital	1.5880782578752723	1.033121190054214		107.74796304574443		0.27063184779325206	1.5563626508377093e-06	6.500794373612322e-06	3.5380298882074666e-06
139	PA	capital	1.617552916082952	0.8639640963778997		103.00289118112882		0.388052453785413	2.789873350124792e-06	4.167631727999867e-06	3.6130027367015804e-07
140	PA	capital	1.0407489294655026	0.6542035435220176		105.3020651935586		0.594250004561413	3.0531879341788047e-06	1.8735602790430184e-06	5.745803248382186e-06
141	PA	capital	1.8352939426078048	1.1200407769593512		105.35286267655601		0.22788974871322362	1.4005008983301892e-06	2.1928504863950053e-06	3.5274069192828773e-06
142	PA	capital	1.6553574189652793	0.9562240399017652		105.2182494315795		0.3187943132546127	8.703271359444882e-07	2.5539167134488726e-06	2.3478464318701144e-06
143	PA	capital	1.7379430200773123	0.9561892376068514		104.72167158604762		0.32408220320095504	2.3441712573106046e-06	3.769881177351717e-06	6.758498100992365e-07
144	PA	capital	1.9688607165300074	1.3707222204360108		115.95021973205097		0.11959569745420118	6.26460198075131e-06	3.2341359781760252e-06	4.15489270233296e-06
145	PA	capital	1.8326976626368383	1.1121988063524555		106.60410358620966		0.23653772772587126	5.589148508326276e-06	1.8989334486337947e-06	1.7690359883439746e-06
146	PA	capital	1.6399337061364938	1.1387405592993072		111.25682269403926		0.21871256210697626	6.07220316231093e-06	5.2620651041150834e-06	3.696641715837054e-06
147	PA	capital	1.8673772996440554	1.2210584082473628		104.59621982864137		0.19238055518690353	4.390548053007511e-06	3.847840069689632e-06	3.882603589074332e-06
148	PA	capital	1.7432417778890552	1.2423232318998274		114.04558375253644		0.1698842041366539	4.098914801590703e-06	1.6197306564753862e-06	5.689963848422639e-06
149	PA	capital	1.4551801777552043	0.8616192857180348		104.68795863989902		0.3839795329113173	2.528413591666118e-06	1.8087127423130557e-06	3.1701711390759015e-06
150	PA	capital	1.764447658212215	1.0619570405377716		105.08402005249266		0.2493411644072469	6.874045488273229e-07	3.1209774578016325e-06	3.7876524773819187e-06
151	PA	capital	1.510187027472904	0.9505597032028805		107.65478190727436		0.3157123053259851	3.11115900756908e-06	5.281235770919375e-06	2.763310220795154e-06
152	PA	capital	1.2514251698592993	0.8009572768042194		112.21989480566117		0.41613541741428756	3.445406383889264e-06	4.366133655041872e-06	2.6169007705370946e-06
153	PA	capital	1.5907565257554588	1.0786686174575686		111.5154125804611		0.23901201184366036	2.5446725227794956e-06	3.315624536600216e-06	4.88870836336646e-06
154	PA	capital	1.90610253895047	1.1269561012624116		103.74537915017713		0.22764298467038444	2.5852995655838954e-06	1.0992647570683132e-06	3.1294108565181674e-06
155	PA	capital	1.5354407759449684	0.9251183670648465		104.08552165589032		0.3405625441090787	3.523713371050186e-06	4.543329443733663e-06	2.4248387616449863e-06
156	PA	capital	1.5015914423023926	0.9748181540433841		107.1128727132925		0.30375066678870927	5.695628747674936e-06	3.7344948858618484e-06	3.4964969787988683e-06
157	PA	capital	1.4210898764946884	0.9771131425958279		111.26046822799549		0.29723338666806093	3.6500730886092956e-06	3.566334698535002e-06	5.129715381218226e-06
158	PA	capital	0.9474747407780644	0.6174200039444394		110.07402587658027		0.6162871709671129	8.768071195990013e-07	5.25787327729931e-06	6.329679148072177e-06
159	PA	capital	1.5769664413725273	0.9029666766631473		104.11626269556459		0.3399652395713932	2.4608909804451322e-06	3.328775633906033e-06	2.8982148117583046e-06
160	PA	capital	1.5730372049292731	1.0284763157556236		110.02400669128923		0.2680334643884236	2.881960783849879e-07	7.273399553036642e-06	3.3969187084983693e-06
161	PA	capital	1.305885982195233	0.8806366400762514		109.72413446639293		0.3546019616851416	4.7252056995175885e-06	6.493227182331024e-06	4.828280251139378e-06
162	PA	capital	0.9449018686295145	0.6249199385280259		114.88608175114362		0.5932017051180222	4.711850892504597e-06	5.150263197249387e-06	3.906036786343786e-06
163	PA	capital	1.3591223218209314	0.8198176951421272		108.52404125958216		0.40297597763961307	5.021436183705038e-07	4.589554489552211e-06	2.7369093394161626e-06
164	PA	capital	1.73038098530881	0.9727326931582787		104.95150370172138		0.3002708615744508	3.6233046282549675e-06	2.7808193622988966e-06	1.6585083799526716e-06
165	PA	capital	1.49355627690217	0.9255325876087521		108.10095942563674		0.3297030749243417	1.7621340832989566e-06	3.173198077464206e-06	3.250122388406634e-06
166	PA	capital	1.2647515638692222	0.9111568256205533		114.85987069566309		0.3344836477891818	2.6841587546560865e-06	4.4126271797228794e-06	6.883753710110564e-06
167	PA	capital	1.617646377796706	1.0505643238965168		110.76776317086966		0.2518321566171171	3.1735724136507807e-06	4.369328294124139e-06	3.390014247678368e-06
168	PA	capital	1.7803860286192936	1.2908391418007668		110.53230324496079		0.164613426369431	5.821045982618067e-06	2.9426005989265095e-06	5.594848158717904e-06
169	PA	capital	1.1331972626672526	0.7468897418704131		112.75684863267816		0.46435422541276977	7.369281004233136e-07	6.129335223394174e-06	4.016317613561055e-06
170	PA	capital	1.8818784136841784	1.2748584775731855		107.65443682277096		0.16713045396157478	3.1977263239206115e-06	1.2654811366890128e-06	5.154237067685468e-06
171	PA	capital	1.6663025179490698	1.1351697081002425		111.54362753685973		0.21104609106570527	1.7592726404608631e-06	4.797226873798951e-06	5.024462262970871e-06
172	PA	capital	1.0171784388352192	0.7257811403593492		112.33508540218192		0.5113616066995785	2.3475495031511124e-06	3.8960608400507696e-06	6.917080538113193e-06
173	PA	capital	1.4014015383849396	0.8895321178791384		110.2213959290285		0.3402561443425707	3.062987739284823e-06	3.1972607697058306e-06	4.049853424382078e-06
174	PA	capital	1.336926632973908	0.7661250548917758		103.89297700498832		0.4751916540024481	4.3353297762002134e-06	2.9187411939696197e-06	1.303942914580907e-06
175	PA	capital	1.5272756482755336	1.0758931748074954		111.35728992472409		0.23892167765029884	4.7989343194958815e-06	3.320251324956973e-06	6.437526398044758e-06
176	PA	capital	1.4401099087430957	0.7794127133188113		103.35572460108393		0.45822286413082697	2.63742014900688e-06	1.226820692103604e-06	1.7655008996467963e-06
177	PA	capital	1.4710252892875793	0.9398388150873351		109.79904765941576		0.3150156726333949	2.9210669961952034e-06	1.0673032066800056e-06	4.297179276619702e-06
178	PA	capital	1.644911303259484	1.158624035740203		113.98521996186838		0.1979423495046198	5.532138432067851e-06	2.344190617809159e-06	5.716329173831239e-06
179	PA	capital	1.381762576381223	0.9573151591447718		112.10406533479767		0.3076338058055011	3.885686918489195e-06	2.3974841402498315e-06	5.4207351750911186e-06
180	PA	capital	1.4576630267616937	1.0045013172404142		111.4896938171101		0.2839670421587708	3.8238729704259415e-06	7.28810100144352e-06	3.775850161870921e-06
181	PA	capital	1.8427475633564585	1.1209259786869898		106.43354989687471		0.22569582058464832	1.9709452073631826e-06	2.634801268243598e-06	2.9507406076405394e-06
182	PA	capital	1.1094272075745581	0.6662262203828884		106.04301171683063		0.5730655878358034	3.3693252937831906e-07	2.5302040569742846e-06	4.362502583970439e-06
183	PA	capital	0.9911766853859263	0.7050418770569372		114.87248778802349		0.50540434278526	6.063625775148154e-06	5.186180756213283e-06	6.90300898123399e-06
184	PA	capital	1.3712872534265992	0.7861756923202733		104.67409303844398		0.4534037812171841	2.5244166687325745e-06	3.5561582018327075e-07	2.858239390932055e-06
185	PA	capital	1.5441273701542078	0.8879522066508861		106.09000834827765		0.35443367228036493	3.0250788842144536e-06	4.978792019012974e-06	1.214311360997948e-06
186	PA	capital	1.7319988806502566	1.1802140963517498		112.447659047218		0.2001715787958203	4.582711402554157e-06	4.8001230818596285e-06	3.1647369581085744e-06
187	PA	capital	1.51404951271248	1.0210647819753835		110.73439018115187		0.27369601314218156	1.7856576496571226e-06	4.103817357412643e-06	4.535760621100256e-06
188	PA	capital	1.3441476061680202	0.7690011155018827		104.4202531645809		0.461103784950438	6.239687183569062e-06	3.8258331085850195e-06	7.628288592610618e-07
189	PA	capital	1.499714490768425	0.8882488028084705		105.44649620023117		0.36409265248640926	6.468516786609423e-07	3.1000291956622854e-06	2.845913878660456e-06
190	PA	capital	1.9202178922539042	1.1316832943423507		105.73719456325549		0.21635299300536237	1.0406892022197168e-06	4.723933236231776e-06	2.4967967498330187e-06
191	PA	capital	1.341014712184814	0.9255165090477915		112.19085735526909		0.3304961266198366	4.3340814946847615e-06	3.564997711645846e-06	4.796843083290123e-06
192	PA	capital	1.1746516445513844	0.7975266243840594		111.27737547180784		0.42014922070761346	1.0290217489022073e-06	4.119172761811666e-06	6.651159125411418e-06
193	PA	capital	1.3352604592720443	0.8523079786650432		107.21267452920743		0.38988497046110054	2.924027808825809e-06	2.1389926423145397e-06	4.131376819470759e-06
194	PA	capital	0.9873195168993543	0.6544726178044463		110.4504873467331		0.5802941224094946	3.0676801115298786e-06	3.5147690230891584e-06	5.526144676304379e-06
195	PA	capital	1.4039079825185758	0.9244702550874756		110.31088982867948		0.3264791400876426	2.61041547830917e-06	3.8917192392868015e-06	4.368167241008796e-06
196	PA	capital	1.3302947286236224	0.6812137239541615		104.87108352578855		0.5384377963831568	3.13390351120812e-06	3.2793692238370517e-06	1.1487158867819666e-07
197	PA	capital	1.6135175665587183	0.986714594199456		107.34950328506147		0.2949221174111009	4.144320390166422e-06	5.565413058946158e-06	1.63987752604442e-06
198	PA	capital	1.2697435689234735	0.8257827573038826		111.55824245764802		0.39973632679997656	3.4160572038972727e-06	3.514134208328111e-06	3.358602532798646e-06
199	PA	capital	1.5411557287931732	1.038546995079703		106.83832314993968		0.27348231909797144	2.9531885240813184e-06	3.7619994382099837e-06	4.954577571690389e-06
200	PA	interior	1.7030768332775228	1.3223489656334306		112.52391213069215		0.24974971825450806	7.295412839798911e-07	7.332120905978026e-07	5.326929973866163e-07
201	PA	interior	1.493684728785647	1.194513762304435		116.2785908132569		0.2980909365835016	1.0117569976730555e-06	5.159228945658921e-07	7.146291097262936e-07
202	PA	interior	1.8945353302309569	1.5707484407903078		114.46976917199251		0.16328087328463795	7.085219760854334e-07	7.789992477458716e-07	8.43429250692406e-07
203	PA	interior	1.0614822863474467	0.7970047213756148		113.53233085395284		0.5831600806701287	6.577915885617827e-07	3.6119341401617633e-07	7.816395754667943e-07
204	PA	interior	1.3640999176110418	1.0843011611870508		112.89100047614117		0.36292519287368913	8.504453419897274e-07	6.710793291470666e-07	7.748497265330145e-07
205	PA	interior	1.029783128636627	0.8078344374449142		115.70158095905548		0.5815214337300498	9.009700937432689e-07	5.247971754423975e-07	6.923420537126751e-07
206	PA	interior	1.49910241408658	1.2144191024417683		116.86734677295728		0.2920831849759351	1.362672729923349e-06	1.131181829355837e-06	4.5037711927222444e-07
207	PA	interior	1.1609212027242126	0.9064642566271117		116.73697722130039		0.4846519074475965	5.030026622059747e-07	5.916915538322912e-07	7.281725642997785e-07
208	PA	interior	1.2447977842482543	0.9919185488341893		116.5058963057432		0.421589582468989	6.667750023310247e-07	8.475437466246548e-07	6.533163539349333e-07
209	PA	interior	1.1131408179091438	0.8996036207775522		113.61587978073914		0.49170231642050216	8.026969318763318e-07	4.894630712051972e-07	1.1527387448649116e-06
210	PA	interior	1.5563954014655366	1.2775212502254498		120.1762576732509		0.25497189069354537	8.295263856796102e-07	8.334040642446646e-07	7.999699899815752e-07
211	PA	interior	1.6316521553674401	1.3185989197035581		116.2196058063179		0.24842444557860247	5.458913995750674e-07	1.23856882929233e-07	8.609820985342444e-07
212	PA	interior	1.3743077035403641	1.016338570448979		113.33458814666004		0.40055011600996854	8.578827374372256e-07	5.176953467206298e-07	4.090216410395731e-07
213	PA	interior	1.4330650356606172	1.080904312338831		114.36455969988953		0.3628822561532755	1.2575649333471071e-06	1.8467148605972992e-07	4.4241929562862995e-07
214	PA	interior	1.6341327736239029	1.1536582137829947		110.86980350509387		0.32424203909226146	1.0776779173184593e-06	7.087080781776607e-07	1.3480843679372288e-07
215	PA	interior	1.7279197602811693	1.3580141260113776		115.35225217604173		0.23446627097926628	5.266814307451312e-07	6.334702898311928e-07	5.740527541123648e-07
216	PA	interior	1.2876972900766614	0.9896884395670816		115.09836482627448		0.42590427007330206	7.98045574955649e-07	5.913888025268059e-07	4.6271731506309215e-07
217	PA	interior	1.1282904224664272	0.8718218180672974		115.15766650442976		0.5140261266004243	3.562339217373392e-07	7.454911515422082e-07	7.157680063789373e-07
218	PA	interior	1.1976929624693005	0.8980479314059983		115.19487261042346		0.4847127990057275	1.2110083720375109e-06	4.4724434990865753e-07	4.160413190023324e-07
219	PA	interior	1.1728778467996877	0.8954683222348726		113.51655422028412		0.4919769274463837	8.118230936192436e-07	4.6809408628579136e-07	7.234648958893324e-07
220	PA	interior	1.1322203052806972	0.9349117414734596		115.00011630709318		0.47296067110002105	7.44365206319899e-07	7.102549568882621e-07	9.58288609533467e-07
221	PA	interior	1.8994227782748712	1.4891013291157615		112.68192834431876		0.1932314124417214	9.285661143943008e-07	1.056886033857735e-06	3.927392360961896e-07
222	PA	interior	1.7557551563720455	1.3171120316364062		113.01768614691275		0.2509768909630591	1.039803702391179e-06	1.0779471309115866e-06	2.0323167941603201e-07
223	PA	interior	1.3183545456305146	1.0175696709168875		116.00923404890537		0.40181634992900134	4.43778491341858e-07	7.499838744705521e-07	5.559236362480619e-07
224	PA	interior	1.433106112602607	1.119592603753593		115.148902162617		0.34269051303181874	9.238084463401209e-07	5.909755304482041e-07	5.348067923242301e-07
225	PA	interior	1.6620054403382645	1.215152565654882		111.86184647532555		0.29306146423003926	4.960902307296167e-07	4.278651534260091e-07	4.7509478074000724e-07
226	PA	interior	1.1442282690359782	0.9468036973898705		115.7202055925206		0.45585003461696266	9.189916253312093e-07	7.876448473620146e-07	1.0201637426367663e-06
227	PA	interior	1.4556274575069752	1.06678474963971		116.52093299053608		0.36135882349016557	6.250938041136377e-07	7.9448931614002e-07	2.919594300865217e-07
228	PA	interior	1.6274404145409098	1.3372486979651916		116.62729798025934		0.23743027890394738	7.968604895147796e-07	7.12036494506115e-07	8.637730395354432e-07
229	PA	interior	1.8269307050099375	1.3841782467300847		114.46349959917234		0.21994233349527798	1.1707825552040846e-06	8.476852586390318e-08	4.6001039048020234e-07
230	PA	interior	1.6628063243102662	1.3257194699705426		116.06934815710476		0.23899730780305625	2.273717244170065e-07	6.881511937552774e-07	8.488093482577207e-07
231	PA	interior	1.4602144974985933	1.0893525823913737		114.2381918274973		0.35273368670885596	5.349553836675267e-07	9.546327162687195e-07	3.983722195218468e-07
232	PA	interior	1.0239887297024919	0.8169384350007693		114.58524155323217		0.5685634008892159	5.921484350669135e-07	9.532327930728161e-07	8.611798420952123e-07
233	PA	interior	1.9288202021211363	1.5353091504325524		112.61006942209269		0.1756199384872375	9.366777264401354e-07	7.882536577403784e-07	5.957534501420689e-07
234	PA	interior	1.3767764995163518	1.0478209474639075		115.15258492215932		0.3834041635055083	9.030508514299588e-07	4.144198634705193e-07	4.704870564323807e-07
235	PA	interior	1.8750439865023516	1.383921042642111		110.58909617419005		0.22011714402372953	7.014635009659817e-07	7.464839855964286e-07	4.449452092991662e-07
236	PA	interior	1.4676154708537472	1.1084781995455348		115.7151439139315		0.33520638434056244	4.777835389003563e-07	9.075041049877921e-07	5.097196603712149e-07
237	PA	interior	1.6098088830160633	1.2651822091909624		115.67124274351005		0.2641087563328414	3.3676683431256926e-07	5.387710867128482e-07	7.900757601839419e-07
238	PA	interior	1.5809195144196777	1.2319954874099819		115.0401854210661		0.28470773399305205	4.053037068330531e-07	1.0431763070201155e-06	5.292566152112906e-07
239	PA	interior	1.5892096995525942	1.194503922623483		114.14851266142094		0.3054009401585727	7.69263310487428e-07	7.213198396941065e-07	3.09970491817258e-07
240	PA	interior	1.3550371795432878	1.1018674001405446		116.97402724775462		0.3562200186386011	1.1418115554622097e-06	1.3140215864946755e-06	3.6762471948275046e-07
241	PA	interior	1.4583171153661398	1.0854452911405312		115.53739279354859		0.352029081863441	6.730420132614424e-07	8.230333524080965e-07	3.6923900860539276e-07
242	PA	interior	1.7977860359305788	1.4051189844118295		111.21313997477647		0.22104513389693392	9.816677386981418e-07	7.783035870962518e-07	4.957436985617833e-07
243	PA	interior	1.7759501990004232	1.3992125876077135		116.32160889785908		0.2137796816614179	9.86347440173081e-07	8.525000983275394e-07	4.809829616416512e-07
244	PA	interior	1.425028449463989	1.0981421345837818		114.12520983465934		0.35486947954580556	1.223548447126618e-06	3.1120177329880496e-07	4.886034889887906e-07
245	PA	interior	1.5749302076485903	1.1359729974219324		112.67426132400192		0.33477799241651757	2.8669726078651213e-07	4.02345550868369e-07	4.1569060710732174e-07
246	PA	interior	1.9035209514017915	1.5730279661517441		114.40716949982982		0.1686161885136419	1.2645164575288283e-06	1.0480493903363345e-06	5.340224721831556e-07
247	PA	interior	1.249755351673524	0.9461850572634373		112.6701942137122		0.456274806720513	5.24643742251492e-07	8.881852467520801e-07	5.074500449324212e-07
248	PA	interior	1.6536864419514883	1.3626429448740909		116.60869497070297		0.22744020199680778	1.3541687017897193e-07	3.554221784645029e-07	1.086446408117906e-06
249	PA	interior	1.8162004682057489	1.4127433109285275		113.84117435988361		0.21188247489586376	5.274328549183903e-07	6.172268293825459e-07	5.991225121556985e-07
250	PA	interior	1.5278595327334918	1.2467319722708363		116.75759375299691		0.27811110033035347	9.089823398214791e-07	7.722468802345989e-07	7.327237192365617e-07
251	PA	interior	1.1767534421804273	0.9609874295203901		116.1332237256962		0.44267908593348443	1.3554332862431794e-06	1.0903942370194353e-06	6.035593954848389e-07
252	PA	interior	1.5339755395620465	1.165727689713125		116.18015317947709		0.31344692191149714	1.2571546831299385e-06	9.951287505922381e-07	1.7161819963302883e-07
253	PA	interior	1.0983875961951057	0.8322611279661175		115.70110013466308		0.54978133461404	8.784214406993621e-07	9.829908925516835e-07	2.9012897028965016e-07
254	PA	interior	1.1367224731282153	0.8750800058999976		115.8925840206468		0.5020563255235372	6.062336788911917e-07	7.71136120419416e-07	7.087765266162517e-07
255	PA	interior	1.4110163002046547	1.111496171831119		116.41546845455174		0.33750780183638346	1.2009455154892916e-06	8.039710144599111e-07	5.530485139159942e-07
256	PA	interior	1.5399378141744673	1.20920675924974		116.5856413483507		0.29603939300115134	4.4922078034001196e-07	2.549291497158079e-07	7.003294480799841e-07
257	PA	interior	1.2880051739438174	1.077817575744249		116.39788641393808		0.3714016822170641	1.2791252445218672e-06	6.068026131260213e-07	8.301241433735396e-07
258	PA	interior	1.6626019881575818	1.1999448991136796		115.20355982577009		0.28433474541982495	1.364514130033314e-07	9.375395057650114e-07	4.021128775072852e-07
259	PA	interior	1.818946404176573	1.5185096729447005		114.96733618050058		0.18266517334915072	6.044940742485035e-07	9.123353324106383e-07	8.221863226632072e-07
260	PA	interior	1.46077051064738	1.1715615107237702		114.4214913997329		0.331492585867971	6.907060062840028e-07	1.021416592409085e-06	3.783231719396861e-07
261	PA	interior	1.61122766555238	1.2850912457442303		113.81222578286035		0.271027464957205	6.077966544775877e-07	5.875305515249935e-07	5.965242642891334e-07
262	PA	interior	1.8906950581442972	1.4894560228135807		113.74434442108544		0.18632500959369944	8.456431753642475e-07	1.1698278148607824e-07	6.86732007771718e-07
263	PA	interior	1.589244607425754	1.225315164940391		116.62520518674997		0.28273624163666716	7.481368024744203e-07	2.4724791900427605e-07	5.912700445311778e-07
264	PA	interior	1.603488111888297	1.226831920655564		115.12966564951863		0.281535525282812	1.2434746142572035e-07	8.798546789266817e-07	6.169979629978958e-07
265	PA	interior	1.363817811094957	1.0826226724654533		116.67412755356324		0.36463483652228157	1.3442597201970965e-06	7.08457931592333e-07	3.975050529925163e-07
266	PA	interior	1.693052270816394	1.3633705094809565		114.51658809539713		0.2291769479603789	1.3367640487654161e-06	8.041324880774651e-07	5.843715666763919e-07
267	PA	interior	1.3132080780606075	1.060864714620437		116.91545475405559		0.3780666198904364	1.278876817650002e-06	5.930533176402113e-07	5.767183455211851e-07
268	PA	interior	1.3600036376717184	1.0659839663743926		115.01872097054002		0.37509326844738006	7.826383657906679e-07	7.198107452731862e-07	5.546174437091035e-07
269	PA	interior	1.211156600636571	0.9520400659649687		116.17490642610208		0.44695596114259584	1.3374305112871335e-06	4.282822536527529e-07	5.870064314597391e-07
270	PA	interior	1.6104729503935866	1.2699477587755776		114.16738606725137		0.27249806893400325	1.0706358519106122e-06	9.218009081094864e-07	4.1777417676468665e-07
271	PA	interior	1.41135487370342	0.992475102691684		114.81671490174912		0.41867995615979914	2.095027543335513e-07	4.609333331503111e-07	3.149249102735088e-07
272	PA	interior	1.5607043944163916	1.285837161392122		116.40391926340199		0.26423199389549834	1.3161069803599984e-06	1.8607487527644625e-07	7.449159681865909e-07
273	PA	interior	1.4318729771409073	1.0691631475633367		111.21546352300469		0.37491096577882493	1.0626455762080518e-06	3.3883098351865033e-07	4.623170626926488e-07
274	PA	interior	1.8230468590428668	1.2730736939437102		112.80094193843819		0.2709796144287624	6.967487733879205e-07	8.045251658638971e-07	7.392222113074692e-08
275	PA	interior	1.0026213651805038	0.7980583297791802		120.60401921856162		0.5725321816159483	1.0579343212930945e-06	5.55928714345296e-07	7.800867434585408e-07
276	PA	interior	1.1340095548330775	0.9087985002613511		114.39318393633692		0.49318528466175593	1.0556357744242245e-06	7.582341519646321e-07	5.978172716643687e-07
277	PA	interior	1.4363032679276124	1.1296456461076652		112.12572622573911		0.34249089532712834	5.926434527623477e-07	9.161436721772565e-07	6.147060641294191e-07
278	PA	interior	1.6271088910263471	1.2575881517206524		114.55771596699009		0.2734150779056687	4.878586068653928e-07	2.9464697817279086e-07	6.657413599224506e-07
279	PA	interior	1.6363587083929287	1.224345741539349		113.60238675900136		0.29315478415666807	8.215303789575219e-07	7.411244131748664e-07	2.737028038463072e-07
280	PA	interior	1.4328335856478565	1.1623998575114123		116.40845591762582		0.3208009416195204	1.270250830862802e-06	7.91682378548762e-07	5.556759233019346e-07
281	PA	interior	1.4388314801547573	1.099818554743822		114.46680328819328		0.3511719223360563	9.284218827588582e-07	1.1710887898817067e-06	2.8395251640446847e-07
282	PA	interior	1.0329890249850473	0.7647500453104903		112.04610969861854		0.6368680907437425	4.1395863628815305e-08	4.842357235491555e-07	7.403901935989426e-07
283	PA	interior	1.136800255935025	0.9221740605177511		114.57223065869948		0.4755319058028151	9.249034706123732e-07	7.13487088912351e-07	9.03870632712496e-07
284	PA	interior	1.5315341568950143	1.1429513864157177		116.42046090074307		0.33275110631421134	8.904097081900825e-07	7.176565167808869e-07	1.6338571140704532e-07
285	PA	interior	1.7609697405394764	1.3288525507763378		116.25077058542841		0.24312894666397647	8.289928384554819e-07	4.102621949188681e-07	3.5880413292587024e-07
286	PA	interior	1.2468779176795521	0.9703160423450036		114.11056612300656		0.4343735721975323	5.437878568814923e-07	6.928933114356746e-07	7.535505847564953e-07
287	PA	interior	1.0528570716491583	0.8027614529640609		116.96249134032168		0.571248246073215	2.826465264532848e-07	2.5717701841263984e-07	9.641479528298624e-07
288	PA	interior	1.3176764525322546	1.061299996676306		115.91698454482032		0.3754869703727665	8.408240699424589e-07	1.1300220242745817e-06	5.794735057320598e-07
289	PA	interior	1.9683999643913146	1.6934403035077874		115.85996838635789		0.1453519710676388	5.659283642455582e-07	5.001006136054192e-08	8.232863648701627e-07
290	PA	interior	1.582376824316646	1.2476996012837829		115.57669471006076		0.28044548303836153	5.895996691130404e-07	6.407072793676435e-07	5.908501278232433e-07
291	PA	interior	1.1351516169138307	0.9102447404089065		115.68551442432934		0.4710833989105957	9.92314777735066e-07	2.98787632825003e-07	1.1626661996149726e-06
292	PA	interior	1.660470462562229	1.2532040489293645		112.6494058318187		0.27867365323968313	7.134999161041229e-07	4.43424790054924e-07	4.794991761718247e-07
293	PA	interior	1.6371393429622252	1.306765959210309		115.2922286682746		0.2529867570752358	1.701100003523667e-08	8.529909340198863e-07	7.84821023930038e-07
294	PA	interior	1.3823907646970182	1.075966681044505		112.33263603491294		0.3757499353666961	9.62111406807338e-08	3.0859397081084917e-07	8.729390896333399e-07
295	PA	interior	1.4493381209013352	1.1079853123992598		116.0803904825028		0.34680360149371975	1.227509784511613e-06	5.757362118378694e-07	3.1803504835861315e-07
296	PA	interior	1.5809169523365647	1.2972259875805912		113.85681491438669		0.2616297587630338	9.283737870660764e-07	5.744738489702469e-07	8.140626868679963e-07
297	PA	interior	1.1908449923462618	0.9032265118963397		110.44498730363178		0.5058867652460388	2.011254672304381e-07	7.128530161753409e-07	6.236114327339972e-07
298	PA	interior	1.1805332642779944	0.9997279793757944		119.69459251222327		0.4115111230628034	1.2876508384079393e-06	8.379450481219094e-07	1.0056324385919874e-06
299	PA	interior	1.4570570826091387	1.1632168064639499		112.48742718978352		0.3198989889989559	1.609258590933713e-07	1.2601456201114525e-06	8.050462438807292e-07
