## Supplementary material for "Assessing the nationwide impact of COVID-19 mitigation policies on the transmission rate of SARS-CoV-2 in Brazil": seiir_fits_boots_PB.csv

	state	type	beta0	beta1	beta2	tcut0	tcut1	delta	e0	ia0	is0
0	PB	estado	1.6674731149299848	1.3643849250339797		117.42308613396787		0.17073249909582885	1.5821553831857786e-06	1.4341425849709364e-06	1.0238271430010242e-06
1	PB	estado	1.4117174163692956	1.1546409943347038		118.22145431500962		0.2620402299438372	7.6499600739896e-07	1.3546558196743348e-06	9.761541797947426e-07
2	PB	estado	1.2638066951561824	1.0359169468217602		117.78426138019343		0.32170729343149207	1.2346711150839545e-06	1.9312073700938264e-06	8.11565045071667e-07
3	PB	estado	1.524757781180162	1.2630571367667764		119.35557791336437		0.22118494198982577	5.4877433706274155e-08	1.298583999009185e-06	1.0527009185655337e-06
4	PB	estado	1.1437140095866059	0.9846832934557479		119.83655920046552		0.34748134103100203	1.1339403750851114e-06	8.399877581912179e-07	2.1744643417973598e-06
5	PB	estado	1.7252714240108689	1.47473155387366		117.04974892377464		0.1494188062481094	1.2446311275841246e-06	1.8480253689358554e-06	1.0730135963432103e-06
6	PB	estado	1.3978926058209638	0.9911422039657465		103.83563094907434		0.3661560209892566	1.1044716646156546e-06	1.532057605155981e-06	2.0813959737129091e-07
7	PB	estado	1.2295247984919817	1.067601252934955		120.24454655014468		0.3068468676794855	4.871367856587044e-08	1.0260409656028607e-06	2.0966578339092666e-06
8	PB	estado	1.6826099377509114	1.4728472066881892		120.69541664832494		0.14974605864769971	1.6981283533283368e-07	1.3010025252316034e-06	1.5340071156587885e-06
9	PB	estado	1.3986067644359361	1.2111390273887375		121.1561772364492		0.23727522458508424	8.389205113898805e-07	1.1557292795004603e-06	1.5578331943339885e-06
10	PB	estado	1.6345760163213476	1.3889368946834546		120.93242022003616		0.16568049828058823	1.6005239303942368e-06	9.636151124458806e-07	1.2487865523201123e-06
11	PB	estado	1.3330977947857459	1.1076599697671572		116.39900192197075		0.2880974864842276	1.5427123393835402e-06	1.201384454790378e-06	1.0305849350001612e-06
12	PB	estado	1.672737821384372	1.3530661305753766		118.91679167721185		0.18211204599078018	1.0885657753856815e-06	1.197753645049023e-06	7.38057117485162e-07
13	PB	estado	0.9088440025632809	0.7440724675933302		117.65390758738785		0.5626961153405996	9.428468032352667e-07	1.6218670454183922e-06	1.0668803033376137e-06
14	PB	estado	1.490613510099669	1.2547086889978105		121.46266190127639		0.21045116545721945	9.012476876564174e-07	1.4791702377477803e-06	1.301123693547401e-06
15	PB	estado	1.008332584989452	0.8159449470978661		119.348828760312		0.4799944993377965	1.9036103349561158e-07	1.585409823292343e-06	1.1973112482096945e-06
16	PB	estado	1.4513400989657987	1.1885072654124456		118.44331657169155		0.24142945164627397	1.2177835782698332e-07	1.967615154096351e-06	1.1259100415263325e-06
17	PB	estado	1.0392747024030151	0.8302792519017522		120.30470165140754		0.44630245501280463	7.89991406888144e-07	6.654048763220843e-07	1.6684992743928155e-06
18	PB	estado	1.1411758518230073	0.95558641580629		122.37475659696403		0.3542783715692341	1.0409546881687146e-06	4.815259165493304e-07	2.0700482773585187e-06
19	PB	estado	1.0459462356148155	0.8578677540784709		118.58743140207446		0.43966642627988534	9.327892350626133e-08	1.2817438342799257e-06	1.7413312170156822e-06
20	PB	estado	1.1439670256004997	0.9722074003894041		120.89498766535573		0.35850887767170575	1.1564983837613276e-07	1.935682059635241e-07	2.2523847502362135e-06
21	PB	estado	1.5322951644000122	1.3562258523828084		119.14488762178944		0.1821940930646421	1.7522028123044357e-06	1.0026589137149988e-06	1.7112612419957293e-06
22	PB	estado	0.9738418948215064	0.8356141189086395		118.81720902789343		0.480540766504489	9.319557216140289e-07	2.2038948798376147e-06	1.1557835533314651e-06
23	PB	estado	0.931259133693762	0.8327817860785357		116.86761007885002		0.47776955723607295	9.823913316659152e-07	2.3238678659072524e-06	2.3603479131116065e-06
24	PB	estado	0.8766023011545137	0.7539009326038663		119.35894273303461		0.5486698456232033	1.3142563967132958e-06	1.2349833240242255e-06	2.0340754853496557e-06
25	PB	estado	1.6242810607653058	1.3119724894430582		120.46401906128685		0.18252309610211653	1.4468490042198529e-06	9.644785034760714e-07	1.0006202096815821e-06
26	PB	estado	1.0318294855039485	0.8616802777983232		119.97737732497322		0.436771907967619	1.3396019938121898e-07	1.2327550355147236e-06	1.9025345627915891e-06
27	PB	estado	1.3207810250915222	1.1280605913432598		117.6379242833304		0.2818318059023717	8.67761091613745e-07	1.5809649228208778e-06	1.2118015058580889e-06
28	PB	estado	1.175646373013339	1.0191339353713924		116.27409130980661		0.351663399580685	5.533363887667674e-08	8.929485606379949e-07	1.7415903619161206e-06
29	PB	estado	1.001340811588676	0.8816494246605837		118.60664196065966		0.43875074658566054	1.3649331564871118e-06	7.126611205047002e-07	2.145831309128105e-06
30	PB	estado	1.2965254627087162	1.1366563553787905		119.85719616733954		0.27756424673972035	9.355363906650179e-07	1.2065188593797752e-06	1.6087972364291233e-06
31	PB	estado	1.4358494419111936	1.2403201167835236		117.41118537781264		0.22600469428061248	1.317400046391609e-07	2.373185109679078e-06	1.610899065365793e-06
32	PB	estado	1.2076142182336616	1.013799777268995		122.6227353462681		0.3318443066939962	1.972772124136618e-07	1.7340082207432968e-06	1.3929645471177912e-06
33	PB	estado	1.1028975986577454	0.9570842821956952		120.75318286279244		0.372061108475085	1.2537265216811925e-06	1.5941099857006803e-06	1.7648471223050526e-06
34	PB	estado	1.5763221273714398	1.3566452199292076		118.80183128176493		0.17861193357156635	1.3343487441496539e-06	1.2841596073721903e-06	1.491747707807832e-06
35	PB	estado	0.7715553440740663	0.6407750019050564		119.86873931607178		0.6959916642702659	1.1847603750185958e-06	2.3147225066389883e-06	7.310818742002468e-07
36	PB	estado	1.2703446328929002	1.0760153780936474		117.5550135549078		0.29930592431233327	1.1053426977712532e-06	1.6150189318713343e-06	1.4584744177504326e-06
37	PB	estado	0.8593648930732748	0.679777914958971		118.59198059859364		0.6287423739327573	5.00677137302199e-07	1.2716977735917867e-06	1.1571889308161626e-06
38	PB	estado	1.5298687773549038	1.2679062101259617		121.55595342920768		0.19698857044633217	8.75340477420078e-07	1.2028196090033736e-06	1.494297955077731e-06
39	PB	estado	1.1453291603758462	0.9618453722567539		119.62601303323262		0.3674767322761295	2.387479868404474e-07	9.742256346027753e-07	1.7326135225318523e-06
40	PB	estado	1.2320452172872167	1.0973781726166465		120.14738991107596		0.29964691242404706	2.7740422390007484e-08	1.5070922122553888e-06	1.9977915107699653e-06
41	PB	estado	1.4387734749540175	1.1329855021751503		114.86431799697304		0.27892675421106145	9.837600101832244e-08	1.0297770993958923e-06	8.377772726204583e-07
42	PB	estado	1.3242713509902302	1.1311060948211642		119.77193372617208		0.2716431930043243	6.928942935259285e-07	1.2546952944008754e-06	1.5735032946633593e-06
43	PB	estado	1.2388623026777295	1.050904078579855		119.84310867699428		0.3169458283730555	9.910899967624083e-07	1.1589059091727744e-06	1.3580839130987248e-06
44	PB	estado	1.5440704650174322	1.310617014264258		119.2310623069431		0.2034627368321005	7.257148999834455e-08	8.947825787330466e-07	1.3551408186118627e-06
45	PB	estado	1.3250360152912544	1.1270300757003058		118.48996065357069		0.2806708970392775	1.537158476106616e-07	1.4547926194978913e-06	1.4504066462728518e-06
46	PB	estado	1.6586947757437605	1.3147468426123403		121.21019727321361		0.18262423755014293	9.600816805981545e-07	2.336547267144452e-06	6.56708885684465e-07
47	PB	estado	1.231358901918305	0.984138930151725		119.15537297441551		0.3471712996758103	3.096533881033233e-08	1.690775667481909e-06	1.0028492724889366e-06
48	PB	estado	1.110202331979744	0.9139127664172316		115.56670612449857		0.4031843628719034	6.009641781398693e-07	2.237088022476623e-06	1.1719884793314023e-06
49	PB	estado	1.46333047886399	1.1714203584703151		117.92583397500614		0.2510897895784584	6.020246284501054e-07	1.1316545704133047e-06	9.245292363249364e-07
50	PB	estado	1.0509675054570018	0.8924416121401724		121.2750431683878		0.41155098291033493	7.345129103196986e-07	1.9594785607701026e-06	1.6235989115452215e-06
51	PB	estado	1.3412364205496847	1.0888360429388864		119.06809299371535		0.29398548501865535	6.504942407086353e-07	9.154699980754283e-07	1.0455850441537892e-06
52	PB	estado	1.3879871988244032	1.2189853242857753		119.17884832225492		0.23459967948791585	7.646419178299798e-07	1.226072340171955e-07	2.164434144774977e-06
53	PB	estado	1.817711353147026	1.6027944722252614		117.83536824053313		0.12048799169368067	4.0979582713756925e-08	1.4493393303909256e-06	1.423130675651341e-06
54	PB	estado	1.642207352452475	1.3131877392613023		118.89884873938031		0.1890369809123674	2.901617146330036e-07	1.1385671609895326e-06	1.02109036043085e-06
55	PB	estado	1.0388431524643755	0.8603751041288052		118.68804255072826		0.44947644525155306	1.4729071371268244e-07	9.662204557979624e-07	1.6436350698706799e-06
56	PB	estado	1.4638257293883143	1.3062174244067495		122.09886248720609		0.2037110861587926	8.326244858645956e-07	1.3770902725819828e-06	1.7460595270885403e-06
57	PB	estado	1.2404604968828201	1.0161385706833588		120.54837773570515		0.32657145156244094	1.729249289193507e-06	1.3284550429820706e-06	9.255093612870133e-07
58	PB	estado	1.8191701832301304	1.1327685150114788		99.93851902435144		0.2945171551177421	4.483058056228574e-07	9.50277057893846e-07	1.6885760860405403e-07
59	PB	estado	1.3521088117904643	1.138497552397897		122.19216071258835		0.26649840105440115	1.0321217475120672e-06	1.192085463770596e-06	1.223815620410443e-06
60	PB	estado	1.4445060546765298	1.1757326067388978		120.23071452181269		0.24628406506058703	8.276438378378414e-07	1.689063351601579e-06	8.434424472024514e-07
61	PB	estado	0.9579452861051979	0.7793018027897899		119.08295824012906		0.5147042785169655	1.668684743107506e-07	1.1428916169172412e-06	1.5967257680849443e-06
62	PB	estado	1.4072114538128877	1.2275015199160495		119.34561595024492		0.23573428727765358	4.338798079957604e-07	4.3644690450451936e-07	1.8162106412152724e-06
63	PB	estado	1.0090173048468887	0.8726421823169178		116.88541423914972		0.44839923230035456	8.549896078796844e-07	1.7004664268027556e-06	1.607216795946722e-06
64	PB	estado	0.9943059857754202	0.8269966679069742		117.12758270537758		0.4659723000404412	2.3745422469023468e-07	2.0752956785630987e-06	1.850324492628007e-06
65	PB	estado	1.6664978124868104	1.3827955632966282		114.26430281254616		0.17047376696619476	8.742257832307102e-07	1.2767337942981018e-06	1.2422792666134066e-06
66	PB	estado	1.1998048538811479	1.0030986387669312		116.0559608037546		0.3409051727014287	1.3569156843259737e-06	5.638099637876684e-07	1.6877587762781173e-06
67	PB	estado	0.9791595131864866	0.8440447056432674		125.00788472760992		0.44929599610412885	2.7638566109027453e-07	1.1836186039755874e-06	2.3372507447833857e-06
68	PB	estado	1.252373529721355	1.0607721951025018		120.17366976238326		0.3061894657113354	1.7158433152162427e-07	1.6305652671765282e-06	1.6600701307525941e-06
69	PB	estado	1.3508639682649382	1.1766755093841974		117.40346887348018		0.2529223585310428	9.904263839576177e-07	2.2100140084207077e-07	2.017702224002944e-06
70	PB	estado	1.0720246510745697	0.8680774665067583		117.13535949089913		0.43387215524294476	4.659524038960614e-09	2.4235486416778927e-06	1.1153289415994446e-06
71	PB	estado	1.2763179972560275	1.0960540165513764		120.85027356343923		0.28207103539302014	7.033326541701544e-07	1.6616799947072735e-06	1.851335930772639e-06
72	PB	estado	1.3920113805341043	1.1842432255816961		116.25051229994087		0.2556918990612987	2.029663328556448e-07	1.126867050733777e-06	1.4986531609266994e-06
73	PB	estado	1.6745146301537202	1.3959027600207607		119.41551808830974		0.1626667178368877	1.2985921464542064e-06	2.015129886195716e-06	9.736180007082108e-07
74	PB	estado	1.2400420938175085	1.0576278381622366		118.409777718815		0.3140384630251453	7.279172036868427e-07	1.085894588803569e-06	1.5982625635731565e-06
75	PB	estado	0.9843455927712185	0.8169620285230965		120.41711076384613		0.47082379682979975	1.2084125339005932e-07	1.2146118758628955e-06	2.0397631833485527e-06
76	PB	estado	1.5498399614951528	1.342948546301585		118.65087776080803		0.1913268644976704	3.207153288630536e-09	2.0032507906242874e-06	1.4256969791846558e-06
77	PB	estado	1.4205960599629983	1.189678171634634		113.85198955497837		0.2513313301823689	4.6290772302401233e-07	8.316994503963781e-07	1.4714873009585727e-06
78	PB	estado	0.8975859587202273	0.777723247102612		120.42735743435824		0.528419934244052	1.3276088549808332e-06	3.530282317591948e-07	2.3140047370744363e-06
79	PB	estado	1.1006170366953496	0.8785409756786777		118.84850851155453		0.42493213293917814	5.778388848504445e-07	1.5029594285297044e-06	9.337478813575676e-07
80	PB	estado	1.6989471591191787	1.3656332818270722		117.77457508371637		0.17619423650621738	8.352429751008414e-07	1.2018129942639748e-06	8.254264970415148e-07
81	PB	estado	1.3807994234284204	1.1747953594061245		119.56388429642521		0.2557825463884158	1.1033413234192673e-07	9.809187341333905e-07	1.5497795612220396e-06
82	PB	estado	1.3890503370552867	1.2102365145362317		122.42350383106614		0.23606074075319983	1.29736558036982e-06	8.557241412479612e-07	1.6642504347782393e-06
83	PB	estado	1.8096225810131075	1.2262116530776772		103.35278015287437		0.24026329485672354	3.1469374823603225e-07	6.757207766658555e-07	5.004882650966701e-07
84	PB	estado	0.9372210795714123	0.7726128085412923		121.41683271556143		0.5070405449390936	1.2135244403616024e-06	1.8198164743429913e-06	1.4343337361977053e-06
85	PB	estado	0.9629056107760613	0.8407145010798492		118.61806534011936		0.46579638189549977	1.2993345137480882e-06	1.3004550886201232e-06	2.1907754508057303e-06
86	PB	estado	1.331539071424911	1.0964326318513402		119.7728131479895		0.29161642350826733	2.8234113349531083e-08	7.218822438045667e-07	1.328775898049542e-06
87	PB	estado	1.3778806450978387	1.2171332128823278		123.50651274432093		0.2292854731836914	1.043355008298905e-06	1.14367852179619e-06	2.020967871638926e-06
88	PB	estado	1.2985844015052863	0.9738620144678727		114.92750725114338		0.34916758176171636	1.7170578604600935e-07	1.6460176220698306e-06	6.669795911700549e-07
89	PB	estado	1.4573607902695478	1.2578421428667819		118.29864300246693		0.2145424781890917	8.456234551037578e-08	1.5749293830314244e-06	1.8727549342379914e-06
90	PB	estado	1.4539943980377446	1.2481897136345943		119.8218524272273		0.21669293527315464	1.606358517321506e-06	5.612570380730755e-07	1.5617570297515921e-06
91	PB	estado	1.3626052736704637	1.155740111188995		121.67551373562311		0.254196937829425	2.1600991986320515e-07	1.3620544551565106e-06	1.6488966293626668e-06
92	PB	estado	1.2651896048712883	1.0690133334565406		119.53275093800143		0.30644861263477385	2.02621256702959e-07	1.2596907906518548e-06	1.5513661387430773e-06
93	PB	estado	1.7689917210395125	1.550728921642737		118.38957218595664		0.12834576597932032	2.3725299129773937e-06	1.2934958849864737e-06	1.1379109735905074e-06
94	PB	estado	1.7107739250385974	1.455865996404077		117.4906207698829		0.1491593601760466	5.601802034891899e-07	2.2524061643708096e-06	1.314791999664336e-06
95	PB	estado	1.337250383756199	1.1924805347454404		122.07339064521602		0.2481586717699171	5.236066207394368e-07	1.065328093801866e-06	2.0948187978333345e-06
96	PB	estado	1.2888220839936269	1.0779979621729399		120.35269643184168		0.2957633595436276	1.1490406557091795e-06	9.733300370670753e-07	1.301220142320137e-06
97	PB	estado	1.2128226121226129	1.0424130784071124		119.98780373826226		0.32630110752880287	6.628316349633761e-07	1.2495643484981061e-06	1.5180341352658527e-06
98	PB	estado	1.3966482736490493	1.1646953041074233		118.02608840328207		0.25546952537177353	2.38850356132232e-06	3.9908083435775427e-07	1.0909331216819424e-06
99	PB	estado	1.4468879040840654	1.247837597607223		121.1635919804257		0.21832116209833433	1.1635385198421068e-06	1.3589038625484302e-06	1.522952432090626e-06
100	PB	capital	0.8933983549758678	0.5757433147222503		120.22388744291302		0.5155598718885066	1.2586575184094102e-06	5.377188205179065e-06	7.5198141121524676e-06
101	PB	capital	0.832512451652817	0.5378378847599052		126.96232865789788		0.4854020461735802	8.977781456688842e-06	1.046973054374343e-05	1.1050692737912168e-05
102	PB	capital	1.5134549156237547	0.955930820630658		120.08260066869296		0.19439283972635224	3.0580543999808483e-06	4.184686605535323e-06	4.644332693765452e-06
103	PB	capital	1.913221916405116	1.172861913020504		117.98206126052628		0.10822724635868408	2.1881264396114834e-07	3.2156732158834565e-07	4.389432433270009e-06
104	PB	capital	1.9607431864902927	1.3695807386952725		120.69890938975068		0.0587484674285913	6.395163478750786e-06	4.376803550533192e-06	6.513546154861405e-06
105	PB	capital	1.1847760127607563	0.7456216102289014		118.06664178929357		0.334725683273348	3.404273770180241e-07	1.173475212436602e-05	3.868159191749706e-06
106	PB	capital	0.9407665050148886	0.6198167921724146		121.87401767428975		0.4474993806361466	6.357003600572408e-06	1.1706741373303044e-05	4.698746091310271e-06
107	PB	capital	1.2290800929471453	0.8511358147044001		117.64455125155665		0.27987995084847717	9.63071614121165e-06	3.5989179749849157e-06	6.457893590960236e-06
108	PB	capital	1.465225271250992	0.9779863105213078		118.5982726679132		0.2024650152919054	6.0160836996910266e-06	3.7974725624449865e-06	4.980276927376498e-06
109	PB	capital	1.005734864981888	0.6615764303017398		118.31873609882174		0.44430773775335636	4.514009210738747e-07	5.981903383718429e-06	5.469615949048737e-06
110	PB	capital	1.1675012441439543	0.7388799004740462		120.83394785079587		0.3402624776447846	3.957725635371726e-06	1.7701501404592752e-06	5.027863600534769e-06
111	PB	capital	1.553670820318938	0.981270988426322		119.5282031144593		0.19472165251187043	8.040309975674687e-06	1.575836441929811e-06	2.7897350457034483e-06
112	PB	capital	0.9191907094757426	0.5977867482623682		116.79741796135397		0.5126577866779216	1.4946868222641486e-06	3.95593115361745e-06	7.112594509806532e-06
113	PB	capital	1.2250108547961602	0.8157640340937949		120.63737588835697		0.2918238742398749	4.989645640751762e-06	4.725685821213762e-06	5.706408958828861e-06
114	PB	capital	1.4868846049295459	0.9483556627010763		119.3792210623583		0.19860506332885314	5.572012324818886e-06	7.310741599260692e-06	4.296811132463118e-06
115	PB	capital	1.4233022887382345	1.0183544853889606		122.31440504843349		0.180119143461012	6.161802728046734e-07	7.881808184348286e-06	8.486555918212093e-06
116	PB	capital	0.938875436124861	0.610008322940176		118.34638027692365		0.4994708524072425	4.674568843448116e-06	3.586031296158462e-06	5.2207756675017035e-06
117	PB	capital	1.2217485888671893	0.8263982374129668		120.96709042691744		0.2782932472692229	1.0909157758555483e-06	4.772842342164604e-06	8.089259591634279e-06
118	PB	capital	1.1528003648656777	0.734995942393517		120.08113615628375		0.331588257395884	3.729162836888014e-07	3.382226561110331e-06	7.5983968884389525e-06
119	PB	capital	1.1182539058666865	0.739362416102835		120.79259777145936		0.3420696765217896	1.4046301463496772e-07	6.5060030487522196e-06	7.439276211193532e-06
120	PB	capital	1.2102476443246475	0.823716726516595		123.44643582711137		0.26740918699070443	3.0677075261261904e-06	4.695804276314015e-06	8.272693027168628e-06
121	PB	capital	1.29042523698745	0.8447159964376291		119.75550554779753		0.26896792598855945	6.170388942308512e-08	9.029845565404742e-06	5.286456878525362e-06
122	PB	capital	1.0281002303430944	0.6889990752785861		121.90869512570943		0.38429814684469815	4.2603425712421896e-08	1.1757846161201498e-05	6.9518181784979e-06
123	PB	capital	1.4687057917183803	1.004350116217858		116.88404486496354		0.20013005931142594	2.7452041065029058e-06	7.356634404127615e-06	5.64170995270354e-06
124	PB	capital	1.6136795636991565	0.919408223849342		120.27072210010782		0.18502548224892007	4.101124081074307e-07	1.0544366418715347e-05	2.7352611212291095e-06
125	PB	capital	1.383026112510041	0.8714457024826348		119.54775825569503		0.2409411947067279	2.26713371239802e-07	4.185612739799628e-06	5.4284788843079946e-06
126	PB	capital	1.8190379576162015	1.3102121078800857		126.13199452383455		0.05989998215660658	2.527267767400537e-06	4.9846298352700515e-06	1.0122699473680258e-05
127	PB	capital	1.3660128609194686	0.8778299941922211		120.21760039890198		0.24527092099095701	1.9066219152771454e-07	8.37688676800742e-06	4.574251141895603e-06
128	PB	capital	0.7248907292571208	0.4808550332852706		122.9803345879017		0.6496078043724964	6.5663018140238e-06	3.0099385325477442e-06	1.056450509880816e-05
129	PB	capital	1.3627138380210833	0.8478814836749144		119.62004401534685		0.23625763349223897	5.243509268541805e-06	9.340469746816097e-06	4.925805412876062e-06
130	PB	capital	1.6786000294154853	1.0414930730016592		120.67048146340385		0.15424890277228465	5.094454316611556e-06	8.819085391205974e-08	3.6790334926435686e-06
131	PB	capital	1.6421279686078167	1.0200092962350074		120.29348185084358		0.15533858587836974	4.0966756954394314e-08	4.610183872683481e-06	5.430226654964717e-06
132	PB	capital	1.4388281497118591	0.9097802213389155		118.94856247112395		0.23368587818979414	4.572453996277601e-06	9.181809764718899e-06	2.2180777899582956e-06
133	PB	capital	0.8931684446421684	0.5986587038429486		118.55627932803912		0.5083921616324396	6.51190564494214e-07	7.756482215065685e-06	7.851390483836045e-06
134	PB	capital	1.744632783296217	1.043137948547972		119.30408861322925		0.14601268022000607	3.575927341910737e-06	2.9047604274912573e-06	3.5793867814770246e-06
135	PB	capital	1.380697009341545	0.8672958211707837		121.11964440505167		0.23596684422860884	3.525807895198414e-07	2.8633119737553665e-06	5.9711600286391016e-06
136	PB	capital	1.2690534503387108	0.7424210320593507		120.02628123521367		0.31841927275777016	4.539939539306478e-06	6.346736287210006e-06	2.0317570562866858e-06
137	PB	capital	1.6991645640049278	1.0627236163367688		122.28271870016857		0.1303308916986694	3.3105138110551725e-08	9.722073007901919e-06	5.156920196846942e-06
138	PB	capital	0.8707350732194279	0.5605614643882905		122.36322553437908		0.5098575798375946	2.7447999042165737e-07	4.72003861870877e-06	9.815898891784757e-06
139	PB	capital	1.4266305401733046	0.8969503633930612		120.41377126209285		0.22696248184470152	4.4094748734460035e-07	8.100016945180763e-06	4.227118085059042e-06
140	PB	capital	1.14172156561346	0.6792564869576355		122.27374714661303		0.340847316682641	4.897552976316146e-07	1.121567071028367e-05	4.490482862609908e-06
141	PB	capital	1.2234368918847054	0.85914763305271		122.312602844936		0.2613344503156081	1.6712832953943172e-06	3.6348743322566097e-06	9.52064835333967e-06
142	PB	capital	1.7028377112197566	1.064780451881916		119.5143066735766		0.13638818174502998	1.0640639437243731e-05	2.3324810760745496e-06	3.883421500839594e-06
143	PB	capital	1.6776516101788959	1.0658487124570453		119.98693471305694		0.14629501183088212	8.319720706275313e-06	6.186443742002716e-06	3.2446656445842113e-06
144	PB	capital	1.291077249330993	0.8682292031454741		120.75452628340422		0.25440573683804774	6.931003102285592e-06	5.9268359730409546e-06	5.23701872739327e-06
145	PB	capital	0.9637589902004993	0.6563129583908257		117.56176706905435		0.44742230559847507	5.0239066750431386e-08	3.5927405515665733e-06	1.0063379992245567e-05
146	PB	capital	1.5123836243846371	0.9810705652173023		120.12415115477856		0.17947068611730094	3.3691014517002896e-08	3.632338119891066e-06	6.839549602792167e-06
147	PB	capital	1.472352588354724	0.9876980512337697		121.16084766509346		0.1826270328298088	7.492526912708203e-08	7.397373382421469e-06	7.175915384044868e-06
148	PB	capital	1.099550586453064	0.6963799745826679		118.92425468436046		0.37692946731017013	5.7753463305202025e-08	4.555619672288997e-06	6.756755746482344e-06
149	PB	capital	1.2028425766263273	0.7419212050521455		117.0203927137847		0.33892163492963434	9.88996177293404e-07	7.874484602447776e-07	6.3934278404499e-06
150	PB	capital	1.6425249550195002	1.130825858582166		121.67294537567525		0.13063752599975217	5.20206669398526e-06	5.786826676274735e-06	5.947389614207725e-06
151	PB	capital	1.9068866093958052	1.3716374592638365		117.78086551206346		0.07148780854377268	7.335864773622517e-06	7.633156215417412e-06	5.652280890272641e-06
152	PB	capital	1.7471800993700168	1.164278705239672		124.41548221068213		0.09718755553796221	8.834086404246087e-06	5.884523030421384e-06	5.526550047061703e-06
153	PB	capital	1.3964175910541732	0.9292584159879328		121.46846694852749		0.20999139623106433	8.980529870370312e-06	4.868094996089247e-06	5.1055102888036874e-06
154	PB	capital	1.5238952150200569	1.0991043220259449		121.09784594479574		0.1462870244501993	5.858560652798292e-06	7.4314304325553275e-06	8.264778259743277e-06
155	PB	capital	1.5881487830627903	1.0833509493683045		121.18171312390079		0.14283993505903664	2.779576823606234e-06	4.114557637023786e-06	7.645019270602855e-06
156	PB	capital	1.1769855569643022	0.7272770811671243		122.55779221925029		0.3097847426860496	1.5070123226477673e-06	3.3161778778414487e-06	7.616172747090068e-06
157	PB	capital	1.4588555182452494	0.9574319078155522		122.26400253443089		0.19126278610188463	8.924315895939232e-06	2.751663994285666e-07	5.71129224507756e-06
158	PB	capital	1.097978186911086	0.7007182083215523		122.29381831390089		0.3470082941065671	5.365138284542946e-06	1.1604809063761273e-05	4.637903756876401e-06
159	PB	capital	1.1466691030725915	0.7059578731366266		119.8530237951223		0.3585640960630551	6.489457893915943e-07	1.773874610976464e-06	6.307984672447559e-06
160	PB	capital	1.0827181405211441	0.7042146395530863		119.18067469353619		0.3747495560119547	2.9611315568307225e-06	6.818914817234279e-06	5.983335003185727e-06
161	PB	capital	0.8276315584458209	0.5506718094394172		120.50131401909705		0.5503849615839925	4.445314316828004e-07	6.372319746846006e-06	1.0367722007115367e-05
162	PB	capital	1.5242186884057165	0.9595902681667378		122.17156636922243		0.17589505887574916	5.861873642229071e-06	1.2716115704701154e-06	5.628292908455412e-06
163	PB	capital	1.687543824838956	1.104689106436403		120.65535814858796		0.12633927821455226	7.1264490227661254e-06	6.372487858516262e-06	5.218930832012324e-06
164	PB	capital	0.7995169968181879	0.5304422705246729		119.81876528599135		0.5811665196322391	3.5582827393379607e-06	1.1591459824345441e-05	7.0524357911780585e-06
165	PB	capital	1.5069713406218241	1.0180839081064528		118.60596774223912		0.1823601307960974	4.161119613740007e-06	3.0155297544168523e-06	6.320836025844204e-06
166	PB	capital	1.060086435966021	0.6719011895665252		120.40649353006438		0.3968192096974394	4.734665008667212e-07	7.64782024666286e-06	5.571532306993926e-06
167	PB	capital	1.6143021848226426	1.0645695332884217		121.52479733756914		0.1393005231443998	1.0490826143635813e-05	5.428619203287524e-06	5.564859028052192e-06
168	PB	capital	1.213320758509351	0.7750199971664894		118.73729406015619		0.31138373914890594	7.20124158401395e-07	3.855409967153814e-06	6.9381077139745225e-06
169	PB	capital	1.3242650389680324	0.8718911742192951		119.76604207030879		0.254832643323418	3.641964779199155e-06	5.797099602066122e-06	5.3006946700136595e-06
170	PB	capital	1.224979155654395	0.8074984616096735		114.63525223962932		0.33804429081246734	5.936354198845061e-08	1.0617474876534387e-05	2.6641033829059918e-06
171	PB	capital	1.0446147178465497	0.6524339976474366		118.07063761614961		0.4281244254041551	3.0442758777548007e-07	4.1168199788796365e-06	5.972274520093857e-06
172	PB	capital	1.563009905079223	1.0120363231603597		121.29377186725021		0.16030742195394407	3.50311020608431e-07	3.165884921974213e-06	7.18647462964966e-06
173	PB	capital	1.6730448835580871	1.0695867872534879		121.20350426221782		0.13889622372859053	5.545552113060233e-06	3.338828323404029e-07	5.011677071777382e-06
174	PB	capital	1.349771703969352	0.9013299942452191		120.40874757374776		0.22931010552289197	1.4990354357324892e-06	1.0465945180386722e-05	6.55165213165899e-06
175	PB	capital	1.1386568725571258	0.7764667764860931		120.73494408654655		0.32428224362151964	4.308581805632759e-06	8.3113513421398e-06	5.763825441452703e-06
176	PB	capital	1.2676295797132708	0.7783507794287581		120.53892452435886		0.29256522812846225	3.7596315397927167e-07	7.421487373478693e-06	4.521373511566009e-06
177	PB	capital	0.7752738260864112	0.4797742617463399		123.04143231193233		0.6343802127882692	6.281720310248308e-06	6.13612377808274e-06	4.592014177530802e-06
178	PB	capital	1.3885342594261572	0.9488561544841488		120.05701232855769		0.21165801882382637	4.510595259607216e-06	7.228919412568047e-06	6.4600886696534805e-06
179	PB	capital	1.788776630658375	1.1298168765519085		119.4237362913198		0.1267669509676223	1.2438020529949944e-06	5.514421365627524e-06	4.059172764140819e-06
180	PB	capital	1.2797268104564052	0.7755472779623523		120.23671090591698		0.29494390119914743	1.2807826332328262e-06	5.51750216540752e-06	4.391490979397507e-06
181	PB	capital	1.367129728858793	0.8032628209570438		118.42448664836051		0.29097102631725774	2.537290906320103e-07	9.720212099508323e-06	1.5283515696240738e-06
182	PB	capital	1.3902412316693247	0.8471473561518319		118.67597676433668		0.27087924480696957	3.6339553309440197e-06	3.7106186623036006e-06	2.5944978816867804e-06
183	PB	capital	1.2829200318237248	0.8527160711521722		119.19008003437158		0.27378011146428816	1.0282648387640128e-07	6.562346955981753e-06	5.660636868800432e-06
184	PB	capital	0.8876118353869685	0.5627739150642213		121.6887527031367		0.49569735965868217	1.9404009590614847e-06	1.0581794184461246e-05	7.913422010744699e-06
185	PB	capital	1.2398816431790347	0.8136329301508781		122.28610997205284		0.2672205522322232	1.9519506466937217e-07	4.561779557757217e-06	8.522865391739586e-06
186	PB	capital	1.5176227643812847	0.9560351422103239		121.52816393506448		0.18690986383836902	2.8301251435538025e-07	1.0940247901463783e-05	4.439791370622952e-06
187	PB	capital	1.5535719687647818	1.024126835895904		120.1540375331687		0.16733382679723832	4.3133652983316644e-07	8.725389680587191e-06	5.685878468391621e-06
188	PB	capital	1.545006792335946	0.9762579299787549		118.62685582916183		0.19000321118976438	5.333281642842239e-06	4.585164696985133e-06	4.014167815381934e-06
189	PB	capital	1.3420704335896478	0.8302338725632372		120.89490821427808		0.2544803238437786	7.063867847861247e-06	6.130387943441652e-06	3.4538336755497504e-06
190	PB	capital	1.514992561245603	0.9477291482720958		121.43096298338057		0.1795813441220536	3.1355030179360317e-06	3.2671492534234117e-06	6.283188226856206e-06
191	PB	capital	1.6786046331522986	1.0531942330527988		119.33458689796048		0.15751616829267018	2.9560758406924638e-08	7.638655012964558e-06	3.5040867138639923e-06
192	PB	capital	1.842771560656562	1.1917124596901127		122.16169782173945		0.08088578430367088	4.534140058488324e-06	2.885689355458681e-06	7.090982728736857e-06
193	PB	capital	1.5777108406497211	1.07757365250442		120.95796021136643		0.15143435150847792	9.819214964338256e-07	7.476620509735383e-06	6.728905693891514e-06
194	PB	capital	1.0674127885613622	0.6506770128960989		116.99575093022167		0.4357330089617777	4.777502752565093e-07	3.559809045605005e-06	5.0284344290884364e-06
195	PB	capital	1.2745923330589417	0.7698801138239484		119.2078225215606		0.3137037721935998	5.162515279058204e-06	3.745422973511807e-06	2.5269334798302777e-06
196	PB	capital	1.7717579082986985	1.1119825271983015		118.82219949517277		0.126369095764838	5.149591200625806e-07	1.0217781961418384e-05	4.413485211113735e-06
197	PB	capital	1.5202386977169118	1.0591548316922272		119.53964504886426		0.1728562914175048	3.6177405840466596e-08	7.126417749779588e-06	6.298351205241325e-06
198	PB	capital	1.2115353349723574	0.8114336532933276		121.52281285843783		0.28604119426795743	4.7292083138496835e-07	7.5741958523105325e-06	7.1776592383449165e-06
199	PB	capital	1.3976820463968522	0.8479088013605481		119.88750638135554		0.25016031716615866	1.2281714895843185e-07	7.506017375430102e-06	3.6073549912815905e-06
200	PB	interior	1.1723032360223178	0.9932941913116216		133.72198651958018		0.39251820799728393	8.679524454811726e-07	1.5939652657588492e-06	4.12323953026362e-07
201	PB	interior	1.3100853480541763	1.188937474008576		134.54250969575455		0.3114626434059834	1.055620383901678e-06	1.3867063877340449e-06	5.805981103239577e-07
202	PB	interior	1.5933845189170452	1.2743930698384254		135.69922077499228		0.2044908253044816	1.2418974964753379e-06	1.4994853192874444e-06	5.914551886344091e-07
203	PB	interior	1.2149866325503362	1.0458665520026624		135.08830471476992		0.3440614225480279	1.281332112445282e-06	1.8943123085642656e-06	7.29424680009424e-07
204	PB	interior	1.0028682185510962	0.917240491966447		133.51788451123397		0.47913687228696183	1.010880357574126e-06	1.9705967697520067e-06	6.659429135942808e-07
205	PB	interior	1.169124415251669	1.0987647802596314		126.31064242524954		0.3806551106070847	1.3629762555249083e-09	7.744298630882354e-07	1.2325562052111337e-06
206	PB	interior	1.0468873149146412	0.9035115064034682		121.51791074754907		0.5228573582053971	5.56585910731129e-08	5.093991876342602e-07	7.471774416675411e-07
207	PB	interior	1.274475853136467	1.188065416062687		136.1363705887167		0.30150082704863906	2.029961365753848e-06	1.7528772820858025e-06	8.692863748483218e-07
208	PB	interior	0.9949222150087134	1.2328427952858445		141.28996883856806		0.4622585387052075	5.151240255178331e-07	2.315116436178293e-06	1.2546970250993588e-06
209	PB	interior	1.0522465065091635	0.9080195748245161		135.68444339399915		0.4527594375059857	1.155319036657706e-06	8.052982256633908e-07	9.241843570219903e-07
210	PB	interior	1.352990941793758	1.1845816155838538		135.70296910746518		0.2862682699605766	1.8059204789583001e-06	8.866236059557093e-07	6.813818367417366e-07
211	PB	interior	1.3831380878065818	1.986170859184956		141.33645479667126		0.25571905337518785	1.5085645056580325e-06	1.1370032219758413e-06	1.0021321233639187e-06
212	PB	interior	1.275644708282329	1.1514992033601235		115.60548954452817		0.3426502866330818	1.0037785461500986e-06	1.7338529991178503e-06	5.696963527050628e-07
213	PB	interior	1.3995195473154793	1.2841431841092952		113.73400593522477		0.28939250296949015	1.423163963316188e-07	1.2401070285604288e-06	8.57753796762614e-07
214	PB	interior	1.5970250562718231	1.3969192169197615		119.7552772301576		0.2378621979696052	1.6532967203812998e-06	1.7531563184009796e-06	2.0649804010660856e-08
215	PB	interior	1.393860344422336	1.2100021264628296		132.78637727934796		0.2770361947599282	2.5468323331113452e-06	6.851724240773961e-07	3.891848453837491e-07
216	PB	interior	1.5847005679202393	1.41606455697746		113.76691671480528		0.23284229574031354	1.6426487663553996e-06	1.815640554810171e-06	2.3758053350570415e-07
217	PB	interior	1.0999657912827216	0.98043398073028		126.48095737083209		0.44381933612562097	1.3492184970688704e-07	3.656026718952647e-07	1.129402516034373e-06
218	PB	interior	0.8465557830712241	1.5473393477756363		141.3373075284931		0.5669861968782476	2.046887992151019e-06	7.580362253480562e-07	2.1908517489331143e-06
219	PB	interior	1.330731495216009	1.216729296192632		121.11311254410228		0.3114232219917457	9.939869215781597e-07	1.3526700891998883e-06	6.528270590997377e-07
220	PB	interior	1.2586621020389364	1.9334483530869553		141.58337012580367		0.32225557170842817	2.0437535925177777e-06	7.305394038745551e-07	6.99503883694637e-07
221	PB	interior	1.1076001097131605	1.9863955473967894		141.73120590747934		0.3777345799060425	7.127575665305183e-07	2.261475300240117e-06	1.3992105040849568e-06
222	PB	interior	0.7883085769005639	1.6110963753647531		141.54897803320097		0.62432044707681	1.283166243563157e-06	1.9319208989347867e-06	2.2402156453580722e-06
223	PB	interior	1.0834818644845354	0.9726548714566917		129.83908729316136		0.43625192386833467	4.149992906658268e-07	1.3053944178669795e-06	9.173864535471329e-07
224	PB	interior	1.2699847450941815	1.1470040419109184		129.91006237495571		0.3407333521466106	1.6423780678174348e-06	1.9926843884553803e-06	4.192019102605521e-08
225	PB	interior	1.088635271795941	1.0094543468333392		120.68386272246588		0.4488113250073089	1.6131814643213401e-06	1.9938194308636973e-06	5.313479064638499e-08
226	PB	interior	1.4725034261353378	1.2571687394283122		127.13327584363032		0.2776859755701335	1.4132387274237442e-06	1.1440328707237232e-06	1.486846656496189e-07
227	PB	interior	0.9285541424951381	1.2764794513768138		141.30756451491737		0.5106011825369257	1.0160248601847007e-06	2.616357357004317e-06	9.608241222459473e-07
228	PB	interior	0.964385011400155	0.9360409644747542		118.0383684291167		0.5179908857569103	1.9891812239060435e-07	1.6166737878689258e-06	1.024277028205927e-06
229	PB	interior	1.1129427315705747	1.0038612558233373		134.8870781860103		0.3976266718362812	4.3877247430754224e-08	2.0675898531270933e-06	1.1882829386078777e-06
230	PB	interior	1.4242205227038656	1.2887993861242681		119.23858877646762		0.2905455907309075	6.229391159312027e-07	2.221520404341885e-07	7.55504417693521e-07
231	PB	interior	1.5324679832639092	1.2697875864626627		121.20428308778558		0.291277671311819	5.2566454882148605e-08	3.9264228896645267e-07	4.424865643857252e-07
232	PB	interior	0.8225671663867302	0.9789933246457952		140.62465428351302		0.6036993117797835	3.7577330795169315e-07	2.7183221589005248e-06	1.617842636863849e-06
233	PB	interior	1.1751828312202888	0.9800787318607078		133.24425844276715		0.387229833427197	5.787006126873729e-07	2.083079184505979e-06	4.4103124525458194e-07
234	PB	interior	1.321527868149821	1.6556479558588217		141.32999639784046		0.26720981835637225	1.9407994189158746e-06	8.617544881877373e-07	1.5685000023085454e-06
235	PB	interior	1.4859782845060143	1.3554605037399479		127.07536192532802		0.23717512309840358	1.818401111493565e-06	1.2749402479082144e-06	5.765674995052498e-07
236	PB	interior	1.681277868518051	1.392762232536948		125.72420255381384		0.20901100239229742	1.2650900409346192e-06	1.8922638931969867e-06	1.3983695557256148e-07
237	PB	interior	1.115568100797662	1.991276897271724		141.38399683118027		0.366900805230547	3.79578166591209e-07	5.763231102859762e-08	2.3525121750359067e-06
238	PB	interior	1.5684538729678108	1.3879800872112777		135.20530040373663		0.21821827651378312	4.895114261559835e-07	2.1515810538727976e-06	4.753412153801878e-07
239	PB	interior	1.3177667106536175	1.1665603972988998		119.88892671696735		0.3434632860560119	1.4882114064757217e-06	8.544053528207902e-07	2.8929156540462735e-07
240	PB	interior	1.2273815113081572	1.1389160066418693		127.69381285844649		0.3489597330692757	3.433178933508099e-08	2.2742514118493886e-06	7.290871869663238e-07
241	PB	interior	1.320237040211201	1.2437927885687456		127.65918515204272		0.30752730630776304	1.8883958035282901e-06	1.33588755760949e-06	3.4927408669122823e-07
242	PB	interior	1.6132833560542594	1.4132104370687673		119.56415793367316		0.23007174676634037	1.4120342891241341e-06	9.982486616510471e-07	3.013790804576783e-07
243	PB	interior	0.9539409046853724	1.403120128040886		141.0922691070469		0.4915954978424589	5.713326311087748e-07	6.889315923303622e-07	1.9881754747590085e-06
244	PB	interior	1.0103545009007586	0.7954347538135119		135.3348528428786		0.4850640876111907	9.705863383308177e-07	1.4973529228217663e-06	7.853965836910377e-07
245	PB	interior	0.9504640367696463	0.8648686611524428		126.40795837113644		0.5582195067284649	7.845686012923372e-07	1.4280640675216841e-06	4.0403300469218234e-07
246	PB	interior	1.4785701978183987	1.3229249279774793		127.62612545456243		0.24050738318878512	1.951489242310014e-06	8.99235866333044e-07	6.751607968634688e-07
247	PB	interior	1.5266878048552412	1.3689988498064765		122.75010571609049		0.2521397088046044	2.1910249479126757e-07	1.2922851197737256e-06	5.394550951550673e-07
248	PB	interior	0.9469524622197213	0.8608166831515583		134.07172976932617		0.5223789781903423	1.0436017263512431e-06	2.9399657550771437e-06	2.7136830553284044e-07
249	PB	interior	1.552749527709591	1.3518454259909325		135.1145924020518		0.20917960346074985	1.096214876524546e-06	2.1802010197278722e-06	6.610707551428938e-07
250	PB	interior	1.3200611011461494	1.1052311209565275		134.90985278364582		0.3104253191186589	1.3850997499299405e-06	1.1696184893580188e-06	5.378293141024021e-07
251	PB	interior	1.1007197856827984	0.9962227149237142		119.44244014087526		0.4403085384267342	1.0830066720435874e-06	6.564549706946309e-08	1.112048638483789e-06
252	PB	interior	1.1604275325895719	1.5636730844333644		141.38190895754798		0.3467881609748858	1.004753834399926e-06	7.541425796964839e-07	1.8165978667049957e-06
253	PB	interior	1.2894902735702194	1.121674629454669		134.26370612570292		0.3282080665240118	1.6727188948942836e-06	6.068888187216945e-07	5.088820798389559e-07
254	PB	interior	1.029992216512392	1.378666800382601		141.505216443863		0.4611437044464383	1.7001069423405852e-06	1.5203669030078376e-06	4.179080113828536e-07
255	PB	interior	1.220410808808753	1.0770745089879097		135.8274264236224		0.34842484827757997	8.256825227532003e-07	1.029464344376745e-06	9.099346846703636e-07
256	PB	interior	1.3054513631634677	1.1274528176990846		126.37544512151575		0.3438007698378677	7.575653155666759e-07	4.10582926039833e-07	6.273630183783639e-07
257	PB	interior	1.2631642228983966	1.121980094770346		120.30200437331341		0.35388891131892874	1.7710670047252241e-06	1.7519212963526625e-06	1.5255930627613656e-07
258	PB	interior	1.5772427097089503	1.4085284219851626		135.22369261004607		0.20319839207374749	2.8186652035393934e-06	1.5046332495924188e-06	3.118112042038331e-07
259	PB	interior	1.3679973741330207	1.0627460542006417		135.4365408088944		0.28283646105708055	1.9491545703988298e-06	2.979597359550659e-06	6.785373642895693e-08
260	PB	interior	1.0834016738455445	0.9171487992190958		120.44672304182049		0.5038715971150803	1.2271407390969717e-06	9.882243503756866e-07	5.057613239471261e-08
261	PB	interior	1.3996175932320427	1.196250248216175		134.33969154543362		0.27591150330319264	1.5005700620228734e-06	2.5423145068949825e-07	7.668680188768452e-07
262	PB	interior	1.0735274661716687	1.5167085338541058		141.68439925441126		0.39966996670613386	2.2778253873212397e-06	2.1288623790789715e-06	9.13853735393797e-07
263	PB	interior	1.3422275108992692	1.1492720372466023		135.12461680266694		0.303655623461603	9.56906434375892e-07	8.555596529725726e-07	6.190893373780963e-07
264	PB	interior	1.2247946441431976	1.0332059859877007		135.3304897874571		0.3611558435201871	4.916612986845766e-07	1.957240784247193e-06	4.4031800116518436e-07
265	PB	interior	1.1699197166462858	1.071443025961729		132.96855165334932		0.37024145297905403	1.513641199992638e-06	1.993651237410044e-06	5.27084728350148e-07
266	PB	interior	1.1020704112000248	1.025331557422844		124.91741340018092		0.4257849543108264	1.3658777123569274e-06	7.613249783239498e-07	8.298167499329312e-07
267	PB	interior	1.2506448532075138	1.047132642892249		118.2674203587929		0.40370225510269064	9.738564723646953e-07	1.0548256746579106e-06	1.232689984588921e-07
268	PB	interior	1.4807971995628133	1.3994768851559876		132.95418481321784		0.2296486897095837	2.8453607850029496e-06	5.251384637531814e-07	6.320283041847184e-07
269	PB	interior	1.3159422644842385	1.185075970112072		120.07483848274506		0.3192908568591727	1.4146430113161716e-06	3.017523794050476e-07	8.382488803203545e-07
270	PB	interior	1.3682068956707405	1.2232806911091707		115.06518886119342		0.31948879984916023	1.3596926643928274e-06	2.302302240799584e-06	1.4668314884684075e-08
271	PB	interior	1.020360089529037	0.8965654904665107		135.16910603042996		0.4727909343778373	1.8244945374634747e-06	2.727447875260808e-07	1.016065984792582e-06
272	PB	interior	1.0967964840139106	0.9436437736182002		126.50719871702466		0.4618316612029608	1.33233765085469e-06	8.671804693867325e-07	3.1603234585397374e-07
273	PB	interior	1.193985535052214	1.0915276433062324		135.4003941874051		0.3534697474159792	7.969054709686327e-08	3.769855604441272e-07	1.5490063502054341e-06
274	PB	interior	1.450161889086926	1.264005561073842		121.8521151413815		0.28639843700374285	1.3469183347288255e-06	1.0475619032512034e-06	2.688192915284205e-07
275	PB	interior	1.2465155612950745	1.6097026362561446		140.48228253277162		0.3041561583457974	2.382327058683931e-06	1.444008805963155e-06	1.0460558854917198e-06
276	PB	interior	1.2607291888823047	1.2200777220267756		121.40333157471991		0.32983169354315556	1.0956538463310959e-06	2.700984331282598e-06	2.7923337288719363e-07
277	PB	interior	1.356412134903399	1.243739227876437		135.92398468301118		0.27738943139735295	1.5455645809315492e-06	4.684362330911739e-07	9.442136689312741e-07
278	PB	interior	1.5928476587921947	1.353536111373346		134.08826757154625		0.2126354653141075	1.2200770937563987e-06	1.1666203569963745e-06	4.871105178172915e-07
279	PB	interior	0.8767399862301389	1.8120593155474656		141.9645532990968		0.5467036096483066	2.7361795208082723e-06	5.266218590052486e-07	1.8322254971783136e-06
280	PB	interior	1.7007578301203836	1.5198125371791498		134.80336696590004		0.17292368941891487	1.8301324806508569e-06	2.76945493719189e-06	2.2632632530852873e-07
281	PB	interior	0.8769396520702172	0.784910895148818		127.41978873177125		0.6127735966458018	2.609905010673966e-07	2.2913745196469953e-06	5.038657956827681e-07
282	PB	interior	1.362435145410987	1.1380110966805694		119.86034172057117		0.34378902080637824	6.542410707986145e-07	1.6390520184298577e-08	6.264857140315126e-07
283	PB	interior	1.0256090813761243	0.8575031275707529		118.91558659985168		0.5493379544108669	1.6054663204565246e-06	7.908461910035397e-07	1.1297275405309083e-07
284	PB	interior	1.5367733219738369	1.3704402312128519		118.05703125979964		0.2451917427734391	5.075841673171781e-08	7.035352484005285e-07	8.673215894520861e-07
285	PB	interior	1.0158697680057913	0.918177867338304		135.5794969330987		0.4604350008966248	2.3665679711054085e-08	1.3974380618560933e-06	1.4766267316912982e-06
286	PB	interior	1.21107112643514	1.170577979237735		124.75894276981089		0.34066306883698744	8.440353476453975e-07	2.2360197235757384e-06	8.61113675223506e-07
287	PB	interior	1.1921616146449028	1.045569992411282		125.6431782450673		0.38684350547772706	5.058406954012999e-07	2.4307018644786815e-06	3.0294848312041505e-07
288	PB	interior	1.3439265473823894	1.1711935996331713		126.01992574395594		0.3232242428855777	2.356346338468704e-07	2.0060135257124858e-06	3.4627744586547333e-07
289	PB	interior	1.4376092735199277	1.1846642959977716		118.76742766426662		0.32224553692576174	8.031143646435434e-08	1.5995434343878736e-06	2.081911501449187e-07
290	PB	interior	1.0226002957179978	0.8262584828884663		135.45982679339852		0.48560519862107077	9.720584110727449e-07	6.184882852849599e-07	9.004306677928536e-07
291	PB	interior	0.937704687212831	0.8260537290775709		117.96081669005682		0.5922670466260693	1.7305517898394773e-06	2.700339983393844e-07	5.808111553409795e-07
292	PB	interior	0.9719629240470963	1.565543556179453		141.1535284145287		0.45885515396797516	2.488017153020364e-07	1.5286376599220193e-07	2.911016109170955e-06
293	PB	interior	1.5733592664805518	1.4012003462274372		119.9911173209149		0.24324732310725952	7.478538019968608e-07	8.268713278610714e-07	4.590174946734165e-07
294	PB	interior	1.0661300298513876	1.2541204091439018		141.29932670494424		0.4073246722165483	9.552131553746517e-07	6.407190110559091e-07	1.8562586671350977e-06
295	PB	interior	1.0866107251869495	0.9352990584794015		119.8333345421328		0.49521992970004025	9.461301254767582e-07	7.942711107867841e-07	3.347723153398472e-07
296	PB	interior	1.3548755283637837	1.9546104526949608		141.5074191330945		0.26315228997235646	3.7671386719709794e-07	1.117121040560593e-06	1.4213763241059259e-06
297	PB	interior	1.3914729023267884	1.203520620819792		135.25452120184323		0.2729734046253174	1.313479450628345e-06	2.12718849319748e-06	4.1746355315258833e-07
298	PB	interior	1.5450294842761474	1.3334569043749005		122.76997705356901		0.2517688061704254	1.7536584270890762e-06	1.525166648284705e-06	7.663034262553467e-08
299	PB	interior	0.8971593420857129	0.740078567677199		135.1903794576422		0.5788572159925709	1.2132398944457815e-06	2.5001897973260606e-07	1.3282693220496094e-06
