## Supplementary material for "Assessing the nationwide impact of COVID-19 mitigation policies on the transmission rate of SARS-CoV-2 in Brazil": seiir_fits_boots_PE.csv

	state	type	beta0	beta1	beta2	tcut0	tcut1	delta	e0	ia0	is0
0	PE	estado	1.8237014682724058	0.9399615951430502		105.84269959035588		0.25772391139620127	7.821130913307077e-07	7.041677262668337e-07	3.8587555414681096e-07
1	PE	estado	1.3266008021159252	0.7008720630787151		106.74208340056813		0.44125688196356067	4.784300609981162e-07	8.838914365327098e-07	5.262419044613072e-07
2	PE	estado	1.4136638048672547	0.6415497151599504		99.96410140572007		0.5493228144888197	4.646500576026222e-08	3.6087299801530885e-07	3.2378812485770216e-07
3	PE	estado	1.3101701032834416	0.6289093777543656		101.28956508967532		0.5539204695629364	2.010904956171912e-07	3.860828290056917e-07	4.934551401244798e-07
4	PE	estado	1.8445059636411465	0.8930848545544214		102.93322267325316		0.3011146631392533	7.568661422735185e-07	3.4246431183669685e-07	2.4647019296116573e-07
5	PE	estado	1.348201376961118	0.7158675787737871		106.94619813290865		0.42725404347776536	5.363900027206116e-07	6.009961606521769e-07	6.014465634212243e-07
6	PE	estado	1.5223531396828107	0.7734703411378047		105.00609390670165		0.385245493373062	5.728769962907295e-07	7.254799295171081e-07	2.9849899826695355e-07
7	PE	estado	1.8950961078439668	0.9992733538892463		107.87972953186701		0.2202418462714131	3.3912935657701085e-07	4.552700976665437e-07	5.645529865864349e-07
8	PE	estado	1.4886764329515185	0.7523536033617217		104.80540167477508		0.40208096227345047	1.4596425564632541e-07	3.8085358657606214e-07	5.607263593084769e-07
9	PE	estado	1.468201108604593	0.7015990990016748		102.52147300369704		0.45973686778284056	8.016596770331452e-07	1.3022857981821027e-07	3.30766246541317e-07
10	PE	estado	1.873381883578978	1.007244756894757		107.26611113557436		0.22065786388126138	1.5154066055144328e-07	9.730506935747284e-07	6.071402442995983e-07
11	PE	estado	1.904300582768768	0.8402939747004934		100.51514075344109		0.34591875096354846	9.20742392498639e-08	3.1567756938751974e-08	3.1860760940672127e-07
12	PE	estado	1.3660837417752953	0.7253597252121232		106.23649411006558		0.4300198373823852	6.806816263554203e-07	5.49806554931705e-07	4.875064348868497e-07
13	PE	estado	1.652305829033118	0.750783631668069		101.89054180941393		0.4126110033637852	2.5486090020506406e-07	1.8338666029567348e-07	3.0231573931337246e-07
14	PE	estado	1.6202767325011658	0.8740936936856697		105.18975310433832		0.3087491542394053	7.640343336418718e-07	4.507790143509554e-07	6.609447567985382e-07
15	PE	estado	1.5473313501970463	0.7495442845553234		103.80663552667139		0.39987010605342654	7.181674538713932e-07	5.505926456043061e-09	4.6804556998095535e-07
16	PE	estado	1.8325667568679613	0.9498008911352915		105.6743959635522		0.2626105289891276	3.6618193113222034e-07	1.7275884356540313e-08	5.396841588047686e-07
17	PE	estado	1.8985239595058545	0.8959762557633848		102.46193890634137		0.2980948591947485	3.7057875759929414e-07	5.298949640579366e-07	2.469280085682044e-07
18	PE	estado	1.277571764933504	0.6786159631658136		106.21386854706957		0.47147039457378864	9.689002595517417e-07	7.01398298844696e-07	4.5684643616306036e-07
19	PE	estado	1.073007618166085	0.5698110000266906		106.84525957191633		0.6097831581042006	5.769365359737666e-07	4.3229976478420255e-07	8.025167644629556e-07
20	PE	estado	1.8064608530039936	0.7969799479040341		98.47480287887741		0.3821472996322516	3.626109279136386e-07	6.207897963289922e-07	1.845195494711854e-07
21	PE	estado	1.9121563537807744	0.8532885297080844		101.1676683757583		0.3290667222984004	3.463638056286153e-07	9.519149524724203e-08	2.720748605953154e-07
22	PE	estado	1.4775686789621907	0.6755449087736692		101.10739064592589		0.49124656060967486	6.860358786177306e-07	1.8182949177931779e-07	2.55201866345495e-07
23	PE	estado	1.2381175639773316	0.6347329979557929		105.06928999254865		0.5259412328719453	2.378329069509492e-07	4.2535887356323904e-07	6.80199750256271e-07
24	PE	estado	1.928425743873297	0.9845164012284094		105.6593386509983		0.23916565644501692	2.7052581688750237e-07	9.565197245441598e-07	3.270502893364143e-07
25	PE	estado	1.8308495877063515	0.9302866618948822		104.85275526503217		0.27128625000912887	3.7869898097927155e-07	7.221164582471376e-07	3.8071363784669507e-07
26	PE	estado	1.6523178773470506	0.7801192733866843		101.94129155393102		0.3852680323719238	1.0188775137395686e-06	4.6991491313218255e-07	1.2527036181339464e-07
27	PE	estado	1.2110399941511862	0.6131376552021046		104.53803197316569		0.5610482134812318	5.988925741602928e-07	7.262017345399966e-07	3.0124367175869333e-07
28	PE	estado	1.6621991662519868	0.7591600756237036		102.2240995170089		0.4101799629617506	6.053091630436143e-07	3.717831025257442e-07	9.437521826849599e-08
29	PE	estado	1.6276304936475012	0.7378297178363377		102.2946203249207		0.4160618886282479	6.416317957270813e-07	4.3186929409628424e-07	1.2449612427492893e-07
30	PE	estado	1.4340558225541054	0.6696232442501258		103.30853500374464		0.49625806333768124	4.846637277114073e-07	6.223121912597945e-07	4.101553563353642e-08
31	PE	estado	1.568693978141913	0.8372189126031964		106.66334614136369		0.3271430445953536	3.385332407394545e-07	4.80177156248272e-07	6.749608556292177e-07
32	PE	estado	1.1522991205229265	0.6455784909415448		107.83871026023795		0.5060371735348451	5.055830252029116e-07	1.0025572911514242e-06	8.410744675771595e-07
33	PE	estado	1.3655908108655554	0.6778813185043325		103.97419231172768		0.4784626495718204	4.710564413808033e-07	5.525811622911646e-07	4.0745319669717817e-07
34	PE	estado	1.843713073037995	0.9794379220921238		107.12498711034071		0.23444691955100563	1.0731524166621335e-07	1.4231042439226192e-08	7.715284999286987e-07
35	PE	estado	1.9477723154989004	0.9524179513617217		105.3841107791164		0.25100624885167233	2.7136263262919093e-08	4.7058775715986624e-07	4.005751307405983e-07
36	PE	estado	1.8405573163311013	0.9983788368044781		108.0238953028145		0.22320737306350225	3.55036258822769e-07	9.178870998153018e-07	5.954555746931961e-07
37	PE	estado	1.5129612784994644	0.8182558892212747		109.71556737844521		0.31879937279059334	6.744595977952839e-07	3.379910857313669e-07	8.005182714535671e-07
38	PE	estado	1.2087231551683455	0.5916870917540537		102.05276283307636		0.5972663152826899	5.238847826209288e-07	4.737059411108977e-07	4.7012881585357133e-07
39	PE	estado	1.7368890536528616	0.8285489083663491		102.1756354108842		0.3459859825165286	1.2883639997181778e-08	4.3574848672840914e-07	4.206052607779546e-07
40	PE	estado	1.9586760474535125	1.0229808713648085		106.43482742157371		0.2036211280067271	6.514324765207495e-07	6.36981657657049e-07	5.970638999625404e-07
41	PE	estado	1.139350065560316	0.5959480995361273		105.06778368760237		0.5797964559603729	8.658671330008331e-07	1.163716548032826e-07	7.876778627936827e-07
42	PE	estado	1.0561441792754631	0.5561447744006118		106.35827178252222		0.628983578137692	6.659531609276079e-07	5.507907406647199e-07	7.393200895297563e-07
43	PE	estado	1.7483396280528678	0.9190122599745388		103.55743535996112		0.2865417734898913	2.2385770075910665e-07	2.432069367435748e-07	7.169138017759559e-07
44	PE	estado	1.1979660790452429	0.6586630526041579		108.38383731540932		0.4905258618445058	6.680566577288458e-07	5.679335632335975e-07	7.136049004932339e-07
45	PE	estado	1.3482743118358371	0.6479678848349534		103.72863190412252		0.5088985593860753	3.912113301065972e-07	4.136181846672771e-07	3.844483672627329e-07
46	PE	estado	1.6315126148902768	0.7935138209365867		104.64131276068622		0.3632143817025517	3.7062850915575683e-07	1.030910219174532e-06	1.3597576507449114e-07
47	PE	estado	1.8176125100562892	0.8737732040993412		102.73838539957453		0.3176664737381315	2.871182470814655e-07	4.0536502341901696e-07	3.073983168613814e-07
48	PE	estado	1.5540259245609886	0.7356261067146441		101.1254126926087		0.42949079645728	6.957543869218837e-07	1.5133178998815255e-07	3.8258969945199796e-07
49	PE	estado	1.543983659709931	0.7880128078341547		105.01611962495035		0.3691042177532463	1.9637495895530405e-07	7.273655438484527e-07	4.6530089129249024e-07
50	PE	estado	1.7638172530635587	0.8305539862426967		103.48048077027713		0.3395516817486283	4.3598251613022235e-07	3.899502778220521e-07	2.2428154675299913e-07
51	PE	estado	1.5269099950526643	0.7299759477386265		101.49230134755445		0.4462982510472459	4.557895498492628e-07	7.087204531431437e-07	1.2584108001868393e-07
52	PE	estado	1.8711036837798285	0.9782307930943392		104.05016915766447		0.2454770479975157	8.933819502520258e-07	1.0171286928209035e-07	5.919837141374908e-07
53	PE	estado	1.085743570976428	0.5383895962406653		104.55139165661129		0.6708933108856747	8.99485950527644e-07	7.480715384940121e-07	9.531529587245126e-08
54	PE	estado	1.608864485727293	0.7367965265764482		101.83449656619224		0.42646604378582026	1.1179814870976038e-07	1.8238761664740958e-07	3.7024176793421595e-07
55	PE	estado	1.5413800855360482	0.7658267715231208		103.21297429320832		0.39427440878189407	5.229495379876527e-07	5.37042880767526e-07	4.034337367009457e-07
56	PE	estado	1.9704086797666682	0.9345306505275995		100.22723837044349		0.28556563712027694	3.601799417277187e-07	1.6367390271358984e-07	4.108781792207772e-07
57	PE	estado	1.6213433840818838	0.8776643070604547		106.86626539647895		0.30480508394822114	7.574941676964587e-07	6.661316771698845e-07	4.941924787587969e-07
58	PE	estado	1.7472789755908653	0.895187928920663		106.34013669613417		0.2812720457463559	3.7305118836456265e-07	2.1589410009701667e-07	6.023449382451531e-07
59	PE	estado	1.5670727684047416	0.7310081899046708		102.53560859899366		0.4294109762326498	5.314362136985801e-07	6.043489654001033e-07	1.177978575386037e-07
60	PE	estado	1.229900998339618	0.6271682690724623		104.54413785530038		0.5417857279963809	7.041120982581992e-07	2.0323652298960103e-07	5.8964862909683e-07
61	PE	estado	1.52938338883732	0.7919545269281989		103.75571862188698		0.3707385146856283	5.793809814204053e-07	1.940654046924967e-07	7.04008911687454e-07
62	PE	estado	1.1658626319744383	0.6290709161243163		108.12763730623878		0.5181678878496555	7.959986163246613e-07	7.40023826699944e-07	6.00175810182518e-07
63	PE	estado	1.8878481388703654	0.9263703405093386		102.15752591065792		0.27783599324010305	3.36712996424905e-07	2.5458507565950677e-07	5.007853670138549e-07
64	PE	estado	1.2499062816654964	0.6773636065004879		106.02315204472279		0.47896375670944474	5.618580984784344e-07	7.383925890056459e-07	6.489142141852482e-07
65	PE	estado	1.645683666560991	0.8471028316382626		105.64926874100402		0.3251116655545084	4.930286249229265e-07	7.047996068638501e-07	3.63186101238631e-07
66	PE	estado	1.3528731573101966	0.7547505710861709		106.47374467978477		0.3951867693756257	9.456375062445412e-07	7.959754163787483e-07	8.256097152835005e-07
67	PE	estado	1.3849387483175015	0.6581646004691654		104.02961953602824		0.4934082509911082	6.213401267732561e-07	6.256127547465005e-07	1.524900482598477e-07
68	PE	estado	1.512685681443342	0.7155773003360592		103.13353047754684		0.4396186207240333	4.604942198314762e-07	2.476761881441595e-07	3.197971493133421e-07
69	PE	estado	1.7912223683088844	0.8985815074128709		102.75078856290432		0.2970554112603023	6.844153825364663e-07	1.6238051445595486e-07	4.898806601056874e-07
70	PE	estado	1.7506909621500077	0.8202151294070862		104.38082299782904		0.3338622219559921	8.850979336785518e-07	8.316447492714332e-07	2.7524756291720865e-08
71	PE	estado	1.466136055707769	0.8058480696150392		107.50216238557233		0.34627171994974154	8.205624253667062e-07	2.7439578811941676e-07	8.518906563689554e-07
72	PE	estado	1.5343886477814102	0.7941585169508838		105.17028412231589		0.3667885508531727	6.795360844730316e-07	1.3702625670172998e-07	5.701437642282104e-07
73	PE	estado	1.6260152046127834	0.8260191021571649		104.90790169157438		0.3376427845350911	4.250255621165308e-07	5.374644505609406e-07	4.6833705575851137e-07
74	PE	estado	1.4344037169351433	0.7175267510137915		104.37167501178176		0.4399048131440081	1.982719433071377e-07	3.8035538628381696e-07	4.950420073378006e-07
75	PE	estado	1.3931978621983463	0.6454383521097039		102.45660390652947		0.5346325785317982	3.280065312314952e-07	5.112678859897752e-07	1.1918687763375608e-07
76	PE	estado	1.5953743623654681	0.7111973791649745		101.74570126568271		0.4624049266796771	3.4660395287484494e-07	4.379162447163441e-07	6.025458377708351e-08
77	PE	estado	1.3059276932493118	0.68401636308326		106.03767220218758		0.4649699595221321	6.498103250365829e-07	6.582701587023496e-07	4.974712243981137e-07
78	PE	estado	1.3343819692047336	0.6986226524305666		106.56510256681352		0.448144936014216	5.382521959843822e-07	7.043630977382925e-07	4.6305828919447067e-07
79	PE	estado	1.9290149155866185	0.952676062832875		103.13304590242466		0.26243518346854544	4.5819040778604144e-07	1.4970371119032898e-07	4.4807215252294e-07
80	PE	estado	1.349594223365971	0.6498212027252002		102.58248685968347		0.5176603226307004	4.754913592756178e-07	2.1748317831629346e-07	4.527285109047067e-07
81	PE	estado	1.390208650176008	0.8026729465839716		111.01215143626821		0.342413888032077	8.938511948707242e-07	5.05740740453985e-07	9.372330030114476e-07
82	PE	estado	1.9361273141861353	0.9936103951678449		104.7334573174133		0.2394739719777658	7.641249960747609e-07	3.3692011689405235e-07	3.9019720158158743e-07
83	PE	estado	1.2513894348183279	0.6210199148795251		102.27933119574769		0.558177032536932	8.240901246884759e-07	7.375604572082866e-07	2.486230215416805e-07
84	PE	estado	1.2785538633669549	0.6684893704309391		106.18740086523785		0.4775852895564938	5.191146849042633e-07	9.784585733264152e-07	4.466954624936583e-07
85	PE	estado	1.3227446644770366	0.6582755485443548		105.20487978397183		0.4983870282965514	6.10149303401754e-07	3.5980965324402257e-07	3.6266422196749035e-07
86	PE	estado	1.7376446275122974	0.8320452883906484		103.03836072888234		0.34034720011360026	5.004346791221906e-07	9.481894755148578e-07	1.1882327059546276e-07
87	PE	estado	1.6100835808878873	0.8425739264858709		105.28457130441936		0.3256602066599377	6.543424388855473e-07	6.165187860739643e-07	5.252406062768578e-07
88	PE	estado	1.4074491238810918	0.7110475475146736		104.8757283014863		0.44002830163361384	3.602936813150351e-07	3.0712097466283134e-07	5.675768538068318e-07
89	PE	estado	1.4281686124722575	0.7104994630270323		105.94654740004785		0.43190862167238747	6.340950679854846e-07	7.281485734658053e-07	2.2468441910075736e-07
90	PE	estado	1.7134825549944592	0.8394754918096671		103.89651586662505		0.3351900908645207	6.202995060054197e-07	4.757221307427652e-07	2.5497134815886514e-07
91	PE	estado	1.936275242295636	1.0069859095426696		105.55779853402106		0.21600169219719245	6.508853417429714e-07	6.557297167707372e-07	5.934086755063081e-07
92	PE	estado	1.4571173602590592	0.7737978538326356		106.48443867359556		0.37541523213905525	3.925628461683118e-07	8.235303121278282e-07	5.917806788858563e-07
93	PE	estado	1.805943349423695	0.8314086335185019		102.73275786974945		0.34099761987139193	8.715271990097268e-07	4.4289486891431033e-07	7.575084218915681e-08
94	PE	estado	1.8876453867156742	1.05109969067799		105.38278581457318		0.20965887490049953	4.681924158213249e-07	1.1924292621342205e-07	9.070413787490259e-07
95	PE	estado	1.4378624261988415	0.7803967620808377		106.42169017740481		0.3690968856967848	9.78065838638975e-07	6.485526995914587e-07	6.754545600912651e-07
96	PE	estado	1.7103084243930344	0.8059197929204401		102.9595031453735		0.3577132097237622	8.034060338246888e-07	4.0970878925231977e-07	1.7891738411569322e-07
97	PE	estado	1.4590342331950952	0.7875063169786573		106.68540269509731		0.35877024420133335	8.669614678935621e-07	6.931801791248436e-07	7.015887758372056e-07
98	PE	estado	1.3275768929750833	0.7095391452201943		106.71961935529251		0.4328680488995222	6.573997661205002e-07	5.583113794614457e-07	6.800432172202553e-07
99	PE	estado	1.208158957406546	0.6517062537567369		106.56355049499662		0.5049203623194458	3.542950657260281e-07	7.163637750497584e-07	7.086741701713202e-07
100	PE	capital	1.867339710060255	0.996271833508051		104.95159286682747		0.21857549765185758	4.033242490860526e-06	4.209566524342585e-06	1.8776665638896452e-06
101	PE	capital	1.6861550729845072	0.8336553817302905		103.9494271823199		0.3143091011461774	4.111294217133346e-06	3.2808734446452363e-06	8.003480828600823e-07
102	PE	capital	1.4517311954458771	0.7255524632866266		104.22449742667574		0.40965275962795583	1.9586462598099032e-06	2.0420145348030576e-06	1.6739532250034815e-06
103	PE	capital	1.6823789970245127	0.839133367803163		104.74290854561796		0.31541875513101614	5.899422277873288e-06	5.412260839016478e-07	8.537673090655572e-07
104	PE	capital	1.6342135011504448	0.8154030315454769		103.71438980133323		0.33580572841218936	1.2878089111439454e-06	2.367265913597462e-06	1.681871992799915e-06
105	PE	capital	1.4157166634801743	0.8472808209406839		108.93167262492044		0.3077250637744312	2.3076127722459143e-06	2.5454153566184353e-06	5.134550042732544e-06
106	PE	capital	1.165778297886834	0.6199990597718267		108.88685426939551		0.49430863970963695	3.6962665365546573e-06	2.634180517910546e-06	2.4801831030656868e-06
107	PE	capital	1.8908287004113704	1.0156519536271478		101.87099742733926		0.22598104078722828	3.2220098333482307e-06	4.6643253753390527e-07	2.8759816028189733e-06
108	PE	capital	1.5146711803944077	0.77602270762222		104.6121541312474		0.3575415393928739	1.931164302546252e-06	3.36681468501491e-06	1.966313444776359e-06
109	PE	capital	1.1293937184075722	0.6619977227025665		111.03152885769994		0.44386831094377677	4.29325049454395e-06	3.315502563724288e-06	5.513913116809707e-06
110	PE	capital	1.4637290345198055	0.7792274354321327		107.49162234155396		0.3472656589713199	5.71782187580512e-06	4.00837647347879e-06	1.0574747943162451e-06
111	PE	capital	1.6601932603487706	0.7733744833172737		101.67670847768069		0.3790347543600336	3.3164214658005507e-06	8.091868202809878e-09	1.0578392945538192e-06
112	PE	capital	1.5792438430315927	0.9159631334950461		107.67917412533474		0.25840925723169816	2.972153163072469e-06	1.5078214970550162e-07	5.089458317846304e-06
113	PE	capital	1.2348893364517346	0.6633722123546839		106.67959960039954		0.46544663468085595	5.3173872461571464e-06	6.247046165656286e-07	2.6291247257822258e-06
114	PE	capital	1.4599681962996904	0.8388816358393585		109.08379602835632		0.2980484376194824	2.372760753186924e-06	2.0132985304412265e-06	4.85093831032009e-06
115	PE	capital	1.789290864871068	0.7834044826263251		100.45568703763709		0.3651848876573107	8.766168355370667e-07	2.831008871990671e-06	5.272392222042372e-07
116	PE	capital	1.6879798388835043	0.8883241271008808		106.05855618953952		0.2761571859554902	2.510175883392973e-06	2.6295185217310103e-06	2.144349676780501e-06
117	PE	capital	1.5469188037420238	0.8444874514792535		106.88164963446053		0.3022036438107785	1.6819429562737173e-06	2.0548990787520436e-06	3.404039229042556e-06
118	PE	capital	1.7804457872736372	0.9766307334710409		107.09029427546695		0.22724710675519266	3.622344233880886e-06	3.1162232980158543e-06	2.269528357637878e-06
119	PE	capital	1.1385659776750015	0.6590295940632229		108.42526643246202		0.46873655051010243	3.2396284820032882e-06	2.7554200368617893e-06	4.8186491120351995e-06
120	PE	capital	1.3570577713300904	0.7202081960423445		104.2281465139069		0.4230273223951372	2.657631711561962e-06	5.9600562053004334e-06	1.000824519768674e-06
121	PE	capital	1.6740062300452854	0.9163714931012066		107.26723753618		0.255760441124541	2.9129514445760408e-06	2.6633734074794897e-06	2.8526742761514818e-06
122	PE	capital	1.5827981288395976	0.8508677543503825		105.5729052779262		0.3019781664755831	2.816255111913626e-06	3.4856339917987875e-06	2.5141084672231484e-06
123	PE	capital	1.6630962508329952	0.8032808655089049		102.65441776978943		0.3466151613131403	2.7155072780707497e-06	3.736002406981912e-07	1.6393843656827817e-06
124	PE	capital	1.0559078153420614	0.5485041173422375		106.30219433738436		0.6182532513702524	1.3631409246991896e-06	6.397298603497759e-07	3.898365060179245e-06
125	PE	capital	1.3199492404390443	0.7041279750217799		105.50083502492		0.4299216599069489	1.6539896583745086e-06	2.755244325336104e-06	2.703205876786862e-06
126	PE	capital	1.8328779398743282	0.9933469897693291		105.94651511193027		0.2155525214965178	4.658357330279895e-06	2.719565633360301e-06	2.505406705736045e-06
127	PE	capital	1.169697499857061	0.618792788001879		107.14084682229144		0.5144250975682052	3.234145159171184e-06	1.3365647629523879e-06	2.7835400762664607e-06
128	PE	capital	1.8974141747498816	1.0102892113013835		105.39149566665621		0.21557636740510785	6.832448573480794e-07	2.605655363060669e-07	2.90614874572601e-06
129	PE	capital	1.5522898101171727	0.9364874583082609		109.23712900313294		0.24698039709421082	5.681438072371934e-06	1.8222144571963583e-06	4.6922450226549485e-06
130	PE	capital	1.8425055276541333	0.9576037486673443		106.20712088689832		0.23773210641319162	3.602108371222034e-06	5.016227087740545e-06	7.906749663673161e-07
131	PE	capital	1.5065644556330364	0.9062856794141689		108.97175408315863		0.26267208584936463	4.334713755768854e-06	4.609662719499143e-06	4.924426785046713e-06
132	PE	capital	1.6825375596179106	0.9156210513359823		102.44892624615625		0.2712187270475858	4.8824104320117295e-06	1.4104734414794308e-06	3.3901575550682374e-06
133	PE	capital	1.9970300677514101	0.9500998869471974		102.51718975669732		0.2480377095043616	2.883038206296147e-06	4.435965088234011e-06	3.551866188775209e-07
134	PE	capital	1.7019387333993814	0.840238886562674		104.77310166486619		0.3134227549527707	2.2884850995723466e-06	4.925728169358283e-06	3.3602169219124433e-07
135	PE	capital	1.8293811669859799	0.9709660054252346		107.40331838307227		0.22365695655956538	4.1233236852439246e-06	1.957284720293267e-06	1.8594003711137948e-06
136	PE	capital	1.4655890774772866	0.7468934128662331		106.09357033373246		0.37785065350335534	4.453991205858099e-06	2.984951173909557e-06	1.0250008179065493e-06
137	PE	capital	1.1798262010742073	0.6338187066865656		106.20122905844615		0.5021306104731734	2.553346074226496e-06	2.4668346402286893e-06	3.008398210228802e-06
138	PE	capital	1.6174600519297744	0.8724044589115362		106.41289279620366		0.2904930480510682	4.022917109159354e-06	1.7574531661041843e-06	2.109608933612776e-06
139	PE	capital	1.7937019523190303	0.9969068706559485		107.25963784077821		0.21307227107871438	4.4101992997810286e-06	2.9054949549164326e-06	2.7055499892189264e-06
140	PE	capital	1.491359210080182	0.8260376433958874		107.86466739224655		0.3154941456705034	1.4063364900880258e-06	1.8716310384925928e-06	3.688426848237981e-06
141	PE	capital	1.5497735840205158	0.8366839443592454		105.44686634973775		0.3109380536011848	3.3466182266692883e-06	2.736975386148347e-06	2.8713288211478045e-06
142	PE	capital	1.8794957854189025	1.0380113918105656		107.95466051884132		0.18963922138479317	3.5282164288652033e-06	5.586625128053179e-06	2.1319666046405327e-06
143	PE	capital	1.4446450355202678	0.7058851580613783		105.67107328080529		0.4212901020094119	2.2368048853855293e-06	3.5554099852254247e-06	4.1724314113896053e-07
144	PE	capital	1.2470359470305108	0.6483087315763169		104.83264543547358		0.4848810523457345	5.098412303189826e-06	1.965078245898139e-06	1.9101637605517854e-06
145	PE	capital	1.6322678622785616	0.9376412799778793		107.70140903294948		0.24364488685142538	5.462919008933249e-06	4.1179512209442925e-07	4.090482560384907e-06
146	PE	capital	1.3806579505666554	0.7731957806637337		107.7778311780276		0.3574217186716069	1.6708969088369558e-06	2.359594703703189e-06	4.023264873245048e-06
147	PE	capital	1.755759478084046	0.9047121382247769		104.28822512050978		0.27413194534961416	1.9238877445093755e-06	2.744592807806975e-06	1.8251447352927336e-06
148	PE	capital	1.5924122213269452	0.810739126438113		103.7157020905505		0.3387124852813455	1.8958203224454484e-06	1.6052229160718619e-06	2.2217156624488378e-06
149	PE	capital	1.5446597366866825	0.8061121806103214		105.0270495996906		0.33276488683936395	5.658107563171755e-06	3.495384241248271e-06	1.271794470750458e-06
150	PE	capital	1.9462412424453346	1.0183759150573766		102.66526840137041		0.21535419695102784	9.382878604611743e-08	3.626503132233891e-06	2.5928681291330436e-06
151	PE	capital	1.5035943906403282	0.816414158675944		106.66420241478414		0.3321842719949463	4.286131195230316e-06	3.23799866928656e-06	1.6574481648229474e-06
152	PE	capital	1.0499655564404202	0.5577800429933328		103.56468142571023		0.616947793431315	4.641160072563412e-06	4.392364404906923e-06	2.0244067192345485e-06
153	PE	capital	1.9698553943044663	0.9962352026662239		104.47906722968585		0.21892372345733854	2.0990777009863956e-06	2.8610931388271267e-06	1.5012558324326958e-06
154	PE	capital	1.532903237924002	0.8388554757634367		106.18177686595695		0.30896583955374146	3.5699636639305798e-06	4.723087584190894e-06	2.3201436627480595e-06
155	PE	capital	1.3691396877985655	0.6813110017224091		104.87840368112701		0.44837257486760995	5.472728116135985e-06	3.1698048920628584e-06	7.06745115900334e-08
156	PE	capital	1.251854823163573	0.669637566347512		106.16262277771285		0.45459643851365206	3.980803209663384e-06	5.512497346489519e-06	1.4386465183824223e-06
157	PE	capital	1.5911824948601407	0.8272169430877468		106.00307270560288		0.3168687460850005	5.201917546352592e-06	1.7558529126048415e-06	1.404848647702018e-06
158	PE	capital	1.5116819437661335	0.8214628012880734		107.22434474772622		0.3173021031255589	5.065148963500295e-06	2.74943321608571e-06	2.112277247866281e-06
159	PE	capital	1.544739637111128	0.905611950611381		107.83469702400056		0.2664678094780393	2.846398073254672e-07	2.324730425392116e-06	5.377906200218088e-06
160	PE	capital	1.870509126815036	0.9064323630982445		103.82515106138096		0.27094818109131996	2.895566107287639e-06	4.810270206977284e-06	2.524189174335913e-07
161	PE	capital	1.588081062498012	0.8676208245421553		107.05362946042301		0.2890888548081488	3.6323841609220477e-06	1.0823141275881717e-06	2.926655130449247e-06
162	PE	capital	1.774914331820393	1.0068882649685273		108.56563992641757		0.209306773293418	2.2681625440641393e-06	3.706761641955468e-06	2.9592461942022063e-06
163	PE	capital	1.1741174910853844	0.685994112619074		109.41523039631075		0.43210881147459723	3.492707106840791e-06	4.136805178981739e-06	4.732028351882098e-06
164	PE	capital	1.6179116772036066	0.8705187900235861		106.25110349714336		0.2879365100060042	2.5092204926027544e-06	1.6311884006107828e-06	2.902536006823704e-06
165	PE	capital	1.1745099147797655	0.6394801021988934		105.95375443587076		0.49003482581446367	1.962365695138978e-06	2.1690819263174074e-06	4.396844251089427e-06
166	PE	capital	1.537588493198686	0.9107190349554313		109.97860171434203		0.2496639253599385	7.160206415856945e-07	5.0526265682579575e-06	5.671527015460475e-06
167	PE	capital	1.2854776515054238	0.6531429993398465		103.54129143237265		0.4840898296083688	1.8970922326674452e-06	2.24639664199337e-06	2.6050213737039737e-06
168	PE	capital	1.6672289617917444	0.876244398421082		106.08517946394903		0.27975811844686704	2.009245945087128e-06	1.076707091781275e-06	2.813466829336695e-06
169	PE	capital	1.48393695291149	0.7382646855622209		103.60274756198582		0.40235069167954457	2.686634991144337e-06	3.242213460842364e-06	9.183427016918171e-07
170	PE	capital	1.5580446312980396	0.7631901637106749		104.5116631380239		0.3623771165696455	6.069501482471667e-06	4.280171274364849e-07	1.0917077159027616e-06
171	PE	capital	1.1030990493226718	0.6383218370498454		106.96664374104468		0.5033668073035409	5.703366407513234e-06	5.589107475949116e-06	2.675082611799191e-06
172	PE	capital	1.0781297966345986	0.6009165572783616		105.92335734011226		0.5564976806980896	3.973948086454248e-06	3.5713535476026525e-06	2.956115779182636e-06
173	PE	capital	1.4923487509956188	0.767721962248283		104.61143553201498		0.37218108286311163	2.3808334999529097e-06	5.068710143824323e-07	2.5065951308890167e-06
174	PE	capital	1.707275735473031	0.9353850590661843		107.22640925212505		0.2445258365221175	1.2262860293404275e-06	3.0016571676910664e-06	3.0635834154620678e-06
175	PE	capital	1.7030875636851044	0.9372281145883633		107.07869658019662		0.2405050846642422	3.897660216735943e-06	3.7201118812982487e-06	2.8946673205689203e-06
176	PE	capital	1.6119640649318594	0.8141299013279458		103.18214746702634		0.3423365216270077	6.18253162639535e-06	8.707064478568204e-07	9.909626619276886e-07
177	PE	capital	1.3836807586612754	0.7959372565902133		108.52905246198296		0.33347334897869046	5.162444414571726e-06	4.3446800320075755e-06	3.49352894258474e-06
178	PE	capital	1.1750462551353995	0.6091589012914543		105.69662944216995		0.5311042097119508	1.977909068142721e-06	8.411356303746897e-07	3.3128691814665335e-06
179	PE	capital	1.7579003470973198	0.8744301465783966		103.95885461865772		0.2933978107615109	9.450799924047656e-07	5.827099657566833e-08	2.1979695833048135e-06
180	PE	capital	1.5588152809824602	0.7742853830292944		106.11719391698932		0.34559110318487335	9.475844192574813e-07	3.176431989827131e-06	1.657855805652546e-06
181	PE	capital	1.677925091135327	0.7366009363884128		101.99145871422873		0.3963830383963937	8.742471182501229e-07	2.198648793745111e-06	5.916594616326591e-07
182	PE	capital	1.6292413341143326	0.8595845092028791		105.75288497323155		0.29480137940853857	3.3353291310044795e-06	1.5343963923621817e-06	2.433151005418623e-06
183	PE	capital	1.1628594103749657	0.6519509571445153		107.23622956028217		0.4739223803417379	2.8024982916767117e-06	1.9600220907292464e-06	4.8337715402417516e-06
184	PE	capital	1.525162468041741	0.8980438334893512		110.10795984479628		0.2589302603300802	2.9935125090912485e-06	3.706844076868035e-06	4.633631414521393e-06
185	PE	capital	1.7335020301538768	0.9633149931372723		107.58646936062549		0.2264659211940639	2.0168185344426895e-06	2.8005706270886617e-06	3.4802976452748514e-06
186	PE	capital	1.9876292430904783	1.142427276059763		108.52039451628895		0.1484746142299748	4.080074976604978e-06	4.093902622115847e-06	2.9932181040865503e-06
187	PE	capital	1.650444628443938	0.9755897330415789		107.8900286292489		0.22878138049621963	5.102334960719305e-06	3.5132152878280473e-06	3.9221751977584935e-06
188	PE	capital	1.0563958987786592	0.5617130682173255		107.18762477662393		0.5914186120020455	5.434122327171962e-06	2.7914844919622303e-06	1.704920084680347e-06
189	PE	capital	1.2064186648482278	0.6647057807011247		107.18761603564428		0.4628975501333055	5.218532580161269e-06	2.258780468401278e-06	2.843288087718411e-06
190	PE	capital	1.3017641591810316	0.6904588122359328		105.15515631271616		0.4407036305448368	3.1397533593907887e-06	3.1842265473275953e-06	2.2436250449646085e-06
191	PE	capital	1.5393986931017767	0.678169591152729		103.12115696029953		0.45172445008201006	3.585712377384951e-06	8.653274110726083e-07	1.7418826430021447e-07
192	PE	capital	1.3018684532290965	0.7477534357326979		108.32342984053462		0.3754926762714592	2.6328307203424e-06	2.693767117946441e-06	4.776427575143807e-06
193	PE	capital	1.1529610521322198	0.6744033382273603		108.77535616967039		0.44475788685421874	5.617248127247708e-06	4.7404194146327165e-06	4.2898446323116015e-06
194	PE	capital	1.5267096232608077	0.9351524963812022		108.74849358543153		0.24523393559348974	4.562076859119556e-06	4.599576507037949e-06	5.926241473261173e-06
195	PE	capital	1.5538567978531521	0.8374158532168603		106.78826047294922		0.3092704903462301	4.884104951555366e-06	2.8505540290978423e-06	1.871308554432335e-06
196	PE	capital	1.3624757789554343	0.679336063299397		105.23426185809743		0.450573324273761	5.131582956507743e-06	2.583130221974342e-06	3.2120245514989656e-07
197	PE	capital	1.5209583971944454	0.777688179288898		102.48081568457343		0.3777734586410398	3.82303558339216e-06	1.1993566466968017e-06	1.8152204433765393e-06
198	PE	capital	1.1220249241662679	0.5843414566964397		101.55391447861494		0.5887176886642779	2.7432815702269027e-06	3.6580430041882947e-06	2.6704617309923236e-06
199	PE	capital	1.0660693829287313	0.5896322183089352		107.43525157369487		0.5417477807896744	3.3014867015444783e-06	4.2839339215442994e-06	3.887578464975687e-06
200	PE	interior	1.4775145920191062	0.9665959911305397		114.11736654411436		0.24972209165647127	3.8927082566017226e-07	8.928043610101942e-07	1.2330264385023196e-06
201	PE	interior	1.8449830392552207	0.9375686895016498		104.02248297134226		0.29291893295740823	6.71681946038251e-07	2.945390206363103e-07	1.488397217666148e-07
202	PE	interior	1.8554198538185194	0.980105323338141		106.9345475911841		0.25277022728820486	6.430878133965508e-07	5.504393918028221e-07	1.8476351826571325e-07
203	PE	interior	1.8623361769088267	0.9762303598903153		107.31329929263276		0.25230668265667333	3.2710307351527e-07	8.785104007929504e-07	1.5588451834004224e-07
204	PE	interior	1.903376800436177	1.1192822270376912		105.07719507268666		0.1988389632471348	7.353612548898466e-07	7.15095625183178e-07	5.212910624041262e-07
205	PE	interior	1.516471873325562	0.7614669034348376		102.80625784006509		0.42481686183728545	6.068495879142749e-07	3.697194978223893e-07	1.89678239535697e-07
206	PE	interior	1.5364999477784798	0.753458973101956		105.11036895516489		0.41723873669888534	2.987077241036803e-07	8.269487950096636e-08	2.9318501511669056e-07
207	PE	interior	1.1196463148528943	0.7107421998936446		114.10452757930271		0.43783782727324955	7.239656796088511e-07	8.495710172730087e-07	1.0703616046611096e-06
208	PE	interior	1.7972760975191246	1.103631768721609		111.94854938298154		0.1789288519089079	2.1126897070136857e-07	1.0572714573745312e-06	8.73628350130614e-07
209	PE	interior	1.1856319519796816	0.6364923402461446		106.39565152005291		0.5477550620132292	1.1664491586447346e-06	5.384583747953283e-07	5.2709167296398477e-08
210	PE	interior	1.4431017059058984	0.9146706866974376		114.39187755910567		0.27583399053812996	3.538616860847535e-08	3.239371346740434e-07	1.2297684137100458e-06
211	PE	interior	1.3884623715335829	0.8737284798445925		114.3022996889463		0.30036014100007496	4.340428614838534e-07	1.1592484095414165e-06	9.160770519165938e-07
212	PE	interior	1.6972723652595798	0.8680164637927407		105.75031510382918		0.3293068209983581	7.658640121439489e-07	5.337183587631523e-07	5.736232930149853e-08
213	PE	interior	1.6977070910832173	0.837940782094154		103.84636191899249		0.3552084476816998	6.283127494368159e-07	6.247581023998161e-07	2.4342363114117216e-08
214	PE	interior	1.684594891319906	1.0205424734565531		114.83917202900301		0.21236538629833654	4.1914306259417087e-07	6.843011917840531e-07	6.827666342677547e-07
215	PE	interior	1.3863355403883402	0.8933188725298484		114.84662812967068		0.2930350796859225	1.198828748614237e-06	1.1859707980106607e-06	7.494606329852334e-07
216	PE	interior	1.1277431998984198	0.6795159657253969		108.0704943449946		0.4872716003439561	6.016615843196549e-07	3.9801705223397015e-07	1.0940112388740911e-06
217	PE	interior	1.5279585612454176	0.8277363740504761		107.60902987403394		0.3475181445867697	1.5883427314864297e-07	2.3438032561912012e-07	5.146540697355489e-07
218	PE	interior	1.672386145987939	0.8582274408403225		104.09900666733462		0.3479960092457082	6.281040994783009e-07	4.5176198588503266e-07	1.1253044304143841e-07
219	PE	interior	1.49484490026972	0.9436003972989111		113.91707237824544		0.2651495459573351	6.759459795373322e-07	6.741455759736885e-07	7.995962427966049e-07
220	PE	interior	1.502696506375755	0.736529459903429		104.95385765406354		0.4285887516861891	6.208544392852723e-07	4.981419421724476e-07	5.909715177639319e-08
221	PE	interior	1.983193901024303	0.9410335887410454		104.20066467695975		0.2924895349047474	2.964309776436102e-07	3.664480181467219e-07	6.313327066035757e-08
222	PE	interior	1.295147021136866	0.7004751696609471		106.99534376813067		0.47821927889834726	3.101906063059051e-08	5.286052689783002e-07	3.7646711359379846e-07
223	PE	interior	1.4411699539714748	0.7665434467725973		103.72707743841733		0.42295084845282743	5.612786437180277e-07	9.470838969072999e-07	1.0152444653952816e-07
224	PE	interior	1.8279693895705984	0.9165615734266085		106.44421973444405		0.2882359323812409	5.614421406558371e-07	2.083386882731128e-09	2.357474511531264e-07
225	PE	interior	1.7770105916457262	1.148224237962558		114.47664007145191		0.1704789960797735	2.2798530755951983e-07	7.822381064667706e-07	8.659915357884665e-07
226	PE	interior	1.782110644137001	0.9884456266222172		107.0426527354497		0.25304370577673047	8.798010654514106e-07	1.0128101981751817e-06	1.5834045717796995e-07
227	PE	interior	1.546355859023598	0.8136835006973512		104.32861342541105		0.3791422186589596	7.564852866033659e-07	2.3542159677168406e-07	2.5526447633870815e-07
228	PE	interior	1.903822446761474	0.9849600821296062		104.65435695397052		0.25647189082964084	1.203916312000486e-06	6.469075183263974e-08	1.680677780710517e-07
229	PE	interior	1.6944528067867977	0.8913004024752771		106.1483500259078		0.31420036625527065	2.868474328375674e-07	5.962715309654873e-07	2.190483139579363e-07
230	PE	interior	1.5418054009325943	0.8278941689872262		107.44497374810325		0.35552124994620493	1.1123902438803828e-06	5.215850744746454e-07	5.777390949734323e-08
231	PE	interior	1.6540799824456969	1.064421936338158		114.40617886091677		0.2008692793768973	1.0084569246991232e-06	1.8714800363737312e-07	9.544655619880847e-07
232	PE	interior	1.3996430104690538	0.8837748513302848		114.00387667235705		0.29653705402654496	7.547633131211336e-07	6.145348061249076e-07	9.69091776416451e-07
233	PE	interior	1.4465644351774094	0.7744107611675094		103.83016679550477		0.4194153820699373	9.376839188510253e-07	5.484586790179656e-07	1.283308288421188e-07
234	PE	interior	1.328070436328756	0.8340432705860541		113.17245740584728		0.332927062061851	5.247856168079333e-07	1.1687874256352888e-06	8.773354490871847e-07
235	PE	interior	1.4258689417644521	0.7819311731963448		105.25808288961062		0.4134598184861979	6.6800753019806e-07	1.88410232063111e-07	3.2981658013663743e-07
236	PE	interior	1.2796113946327825	0.7069921219040362		107.74222851218452		0.4696672008570932	6.62110380435061e-07	2.886039139252727e-07	3.3440835424048716e-07
237	PE	interior	1.3359252288220063	0.8476546542550445		114.27361896497813		0.3242287726475157	1.2050292889572606e-06	6.285860456174556e-07	8.025191729352719e-07
238	PE	interior	1.9989268451674143	0.9370062377036994		104.34665155685114		0.2895609766030609	4.35233896283046e-08	7.801485554084203e-07	9.459551362300019e-09
239	PE	interior	1.678614147915396	1.090585733589283		110.32050033562619		0.19793274653752396	5.414561647636307e-07	5.945808146630793e-07	1.1884716257748065e-06
240	PE	interior	1.773099378642494	1.151257053613689		113.1636346388065		0.1697601303862487	1.9537869863516503e-07	1.138333636122214e-06	9.869762196650133e-07
241	PE	interior	1.7482871570775458	0.8639468299013534		101.8314706986265		0.34677408558151596	7.684243596721566e-07	5.437852431421817e-07	4.919867992945377e-08
242	PE	interior	1.5974214230023522	0.863086844497334		105.83640967604404		0.3351181978688087	8.993402251416478e-07	5.886652644508817e-07	1.632382511400425e-07
243	PE	interior	1.8710250519974443	1.1750625262264465		113.55940731957502		0.15267282402808893	8.746701484187075e-07	3.735364360790547e-07	8.171188145253104e-07
244	PE	interior	1.1982689708663283	0.6468796441018324		106.11341008393961		0.5277414298771385	7.936932396239975e-07	8.727590986948151e-07	1.4919418495586912e-07
245	PE	interior	1.7518307304693	1.074776956882489		114.04792233578074		0.19060337458507048	4.5018106635483436e-07	6.484832421933652e-07	7.421622971654921e-07
246	PE	interior	1.2220914439978205	0.7463161583353413		114.60510889517222		0.3886090914183671	7.86865150236877e-07	1.2427165556723485e-06	6.945784735425254e-07
247	PE	interior	1.2051178398367082	0.7903423658741169		114.88987792914592		0.3688351407972735	8.402856138096551e-07	8.407361197433637e-07	1.2066149951520842e-06
248	PE	interior	1.2537106553715147	0.7308468468148042		114.92250586593305		0.39768724208322137	3.1518375731565087e-09	5.402706993966825e-08	9.793457797993766e-07
249	PE	interior	1.7418192912314858	0.7952789272552925		103.16332107598086		0.3930672248544497	3.0046152483398785e-07	4.1674000802630084e-07	1.1414828407629959e-08
250	PE	interior	1.5241554207998849	0.9358669354293322		114.29568204130723		0.2602461047779046	7.457179985672353e-07	4.627842686358881e-07	7.698517101442988e-07
251	PE	interior	1.4810937249699225	0.8077613470494324		106.83010748381005		0.37293189055026366	8.39738607818947e-07	8.398867128346316e-07	1.0624325953373414e-07
252	PE	interior	1.7588839095833262	0.9968784338642239		107.00909728833672		0.2539196355605655	3.479476652163274e-07	4.491019706957887e-07	4.338026503327519e-07
253	PE	interior	1.6695459898592913	0.8192967145637631		106.60916332795684		0.34490724277822044	5.433110062206662e-07	6.876421610824788e-07	4.2191922949225904e-08
254	PE	interior	1.5399620017791316	0.810026671193367		105.09452414008388		0.3707690912164118	1.003060829898133e-06	6.1639832980967e-07	1.0950698667470643e-07
255	PE	interior	1.4469253644461582	0.8898314018701432		113.91773246743897		0.2850253430934191	8.452524948333962e-07	6.29845661898054e-07	8.552449325818534e-07
256	PE	interior	1.5550906188730287	0.8468833074752242		108.19451274936223		0.3368489879748271	4.5368849299298945e-07	5.078011191062932e-07	2.96876379540912e-07
257	PE	interior	1.5145553076985383	0.9528909193175628		114.51911770293246		0.2514038666901441	3.46012823168778e-07	5.176289296176243e-07	1.0375583705868155e-06
258	PE	interior	1.6722262524404439	0.858996357234194		105.90449053031865		0.33140142373416415	3.7524485809104335e-07	3.1568981130546506e-07	2.5580471779260834e-07
259	PE	interior	1.380421457348303	0.8679445008894154		114.36989589751443		0.30031558428879523	7.437139624479878e-07	2.765285610944177e-07	1.1263563258305545e-06
260	PE	interior	1.189868850688151	0.7425430565891713		114.55121588374266		0.3999916575456409	4.689876123881556e-07	5.304862098976708e-07	1.1217858575160803e-06
261	PE	interior	1.058485384995885	0.6548133570850706		114.15752968518247		0.49244079923451	4.0896302460610855e-07	7.092900596310451e-07	1.0989694075182178e-06
262	PE	interior	1.36055724279295	0.7647511913356572		106.8107697192206		0.4104864407481091	1.3254676084881823e-07	5.082644069024309e-07	5.921035538773046e-07
263	PE	interior	1.542963964767097	0.9870474879277564		114.20357900680308		0.237887924750612	5.67136054630555e-07	1.00526549558265e-06	9.065726599966033e-07
264	PE	interior	1.3463340740394174	0.5961254875261206		102.21403522105227		0.634190337282791	1.7462839731704992e-07	2.694025657212729e-07	1.209600521992371e-08
265	PE	interior	1.8673649390179654	0.8385241287731625		101.07002405430883		0.3631864171183125	8.087253189248117e-07	6.416038112194891e-08	4.1424897361882286e-08
266	PE	interior	1.7562632200367105	0.8858644984047451		105.1124676789053		0.319771395557069	5.701394392803333e-07	4.1213625735471173e-07	1.1324148749700994e-07
267	PE	interior	1.9804139093301447	1.0764992573794363		105.37172831362348		0.21811314410471352	9.570715465240297e-07	1.1094936702721646e-06	5.5706836421477637e-08
268	PE	interior	1.6313786953819656	1.084501294064139		114.2038247472664		0.19813902165804906	1.0229813026552974e-06	1.1512771805059522e-06	9.461428535972379e-07
269	PE	interior	1.6896437376780087	1.064690744613419		114.41304117087657		0.19961339158576327	9.935708881989032e-07	6.531384913219001e-07	7.317425748525722e-07
270	PE	interior	1.7750899426395625	0.8706171937184157		105.15376696601884		0.32661069234884327	8.428506197549343e-07	2.5235005461238247e-07	4.257450886672168e-08
271	PE	interior	1.3974148320672977	0.8938452011073613		114.42468201556981		0.2907686359490663	1.1362730428603969e-06	1.055520999851245e-06	7.95597926591712e-07
272	PE	interior	1.532854028380885	0.8450485852115155		106.05681523867375		0.3492206561744334	5.607656101937914e-07	7.911048873960636e-07	2.4993347090161766e-07
273	PE	interior	1.3430681227329129	0.8271248166886914		109.9448169814361		0.34804079143359234	2.8711123818446755e-07	1.1042823451410369e-06	8.684137776681233e-07
274	PE	interior	1.7837583859542463	0.8764049103029171		105.24099564959471		0.31538130120409597	7.739562185163175e-07	2.1677890485361472e-07	1.1917943301683488e-07
275	PE	interior	1.394640456555153	0.83332432242039		109.47303768944815		0.3456763350875638	1.6628091083665552e-07	5.849820454317931e-07	8.123093391711348e-07
276	PE	interior	1.3207547750639095	0.7906403693973437		114.29089476142858		0.3625566381081956	1.0293279286855585e-06	2.2236350761516231e-07	6.006518886085394e-07
277	PE	interior	1.5430849234406487	0.8342170278307355		104.21430818489011		0.366243253767316	4.397821708994257e-07	3.8306818400164905e-07	3.6782930609255593e-07
278	PE	interior	1.2063796199834025	0.7531197990037111		114.29020091745777		0.3877867365215538	5.5362935986628e-07	4.786738624445409e-07	1.213800465638368e-06
279	PE	interior	0.9224796372868559	0.565186476746945		113.75825201359032		0.6088630734234144	6.622459264262826e-07	6.054152549202057e-07	1.2466762459003846e-06
280	PE	interior	1.3815207614613225	0.6554810159961301		103.34904196589522		0.5412824353870858	8.164220023177042e-08	4.3879486337529074e-07	1.0581410814155017e-07
281	PE	interior	1.6728565777873616	0.9711632438996958		107.66284916077427		0.26458500303071497	4.5693118507036023e-07	1.0674367462807936e-06	3.9718861484946544e-07
282	PE	interior	1.657624690319	0.8889322035372078		103.90974283034765		0.3190388636830063	1.6737063634169614e-08	6.005387784283183e-07	4.602721310900289e-07
283	PE	interior	1.78520178667764	0.9586859369092517		104.95456520673919		0.2715847550280937	2.6627256245703144e-07	5.411987219307207e-07	4.041976290829985e-07
284	PE	interior	1.9908542225439567	1.0712260222241816		104.33108680522827		0.21519467769218079	1.2007595514728938e-06	3.741075661364664e-07	2.3547144467913177e-07
285	PE	interior	1.7840205261323732	0.9435751974640115		106.68467600972087		0.2707946239322087	1.1361443435776287e-06	6.386041950608875e-07	1.0319767539356735e-07
286	PE	interior	1.5391284383246284	0.7356435680307076		101.84725130531692		0.45020023687755484	4.9992375298420744e-08	5.864970905919476e-07	1.6335795870328093e-07
287	PE	interior	1.3001288404280875	0.6591544950520185		103.57711622916449		0.516152080835594	8.875086431602485e-07	3.075978363444939e-07	2.471836403150215e-07
288	PE	interior	1.5508186227695921	0.9734521861833135		112.91667350283493		0.2515698385819411	5.23030358440511e-07	3.361816643284234e-07	8.841532353690006e-07
289	PE	interior	1.6584250134713867	0.877283447504707		106.04013924844436		0.32326661172298415	3.762293591844188e-07	8.622435435931182e-07	1.504695526151065e-07
290	PE	interior	1.7493347377755828	0.8744472657421246		102.48309181729559		0.33855903541706933	7.981192417416566e-07	3.8872311975266404e-07	9.829430361074928e-08
291	PE	interior	1.5738531202050627	0.9083556658761089		108.63475454281284		0.2967228326056916	7.55217554031832e-07	4.938418371116368e-07	4.4724498616355116e-07
292	PE	interior	1.2921837615601477	0.6725430837879474		104.76590200741735		0.5156487281347664	5.938816074144652e-07	2.2754492978976979e-07	2.8845904626675377e-07
293	PE	interior	1.2044895866652139	0.7805660176970722		114.27388134633219		0.37750245732921456	4.5257339292264716e-07	8.849126816081589e-07	1.2199348000603284e-06
294	PE	interior	1.8213479879391388	0.9451222244386733		107.00320317004501		0.26729815928686457	2.900334814360712e-07	6.695898094152775e-08	3.874630053939199e-07
295	PE	interior	1.4115138323873804	0.8965874539047796		114.22924367600464		0.28814741631006435	4.4313378335756933e-07	4.2241490148039656e-07	1.1380149713495279e-06
296	PE	interior	1.3097490554495772	0.8289333306909653		114.14852568781681		0.32701475278325215	6.184000763177531e-07	6.217514763186132e-07	1.2178095210072217e-06
297	PE	interior	1.956926426045549	1.0154310258399184		103.82929428308726		0.24402792216607802	3.316527169142505e-07	2.2409872757761322e-07	3.526073435014273e-07
298	PE	interior	1.3111894034170135	0.7495525170904678		106.37073624647068		0.43390358423260655	3.1037277335406993e-07	7.329216792150415e-07	4.825197162951582e-07
299	PE	interior	1.6151754807239374	0.8364339806514354		107.02351019485907		0.3479493922054087	2.441997355346092e-07	6.611821944563942e-07	1.5719468249944793e-07
