## Supplementary material for "Assessing the nationwide impact of COVID-19 mitigation policies on the transmission rate of SARS-CoV-2 in Brazil": seiir_fits_boots_PI.csv

	state	type	beta0	beta1	beta2	tcut0	tcut1	delta	e0	ia0	is0
0	PI	estado	1.3637716563764002	0.9618979994959361		120.84387483917769		0.27276212582935744	1.6337210761603223e-06	1.1157898033557769e-06	7.412488394345275e-07
1	PI	estado	1.2260466464086717	0.9072227609728174		123.926630717529		0.2932998287912356	1.1942548538284064e-06	1.5603804161968426e-06	1.5744699782348222e-06
2	PI	estado	1.267513670535184	0.888823529284132		123.55548823283966		0.280663057092847	1.7752907249956123e-06	1.176424010971808e-06	1.5386774452231098e-06
3	PI	estado	0.863884039972744	0.5565151225256519		120.97268995559007		0.6328884399257138	2.3235433111372138e-06	1.082404385180427e-06	8.546294257511155e-08
4	PI	estado	1.449710002800567	0.9396869604208516		116.0493757216498		0.3001672166742549	1.90354149349135e-06	1.0090630633188028e-06	3.5873128342488753e-08
5	PI	estado	1.1336121713159586	0.785551584507515		120.67341243783618		0.3831887887042271	2.3703097612148526e-06	4.793963067511325e-07	8.852116841288747e-07
6	PI	estado	1.56572097823355	1.013459003576778		117.34502558987894		0.23615724786048223	1.446513755483783e-06	1.5985181880159904e-06	3.2204431512320515e-07
7	PI	estado	1.2850399149712683	0.8976953220778208		121.64175017548746		0.307645089665089	2.3320746778929447e-06	1.3430452643609273e-06	3.8092155340527114e-07
8	PI	estado	1.1827215401398679	0.8958261434782409		123.19555895017567		0.3129416536819954	1.702533213183668e-06	1.5221965193091469e-06	1.5293018335958717e-06
9	PI	estado	1.654736581738187	1.1247933949172377		119.322118683583		0.1895032891330203	2.362929362499435e-06	1.7402917286742845e-06	2.3767259395840372e-07
10	PI	estado	1.1986468532666366	0.8463513903871098		121.26521293812138		0.33652132126090806	2.400282153717757e-07	1.0573482240700255e-06	1.4054308665334142e-06
11	PI	estado	1.6597627071937628	1.0543063164968043		119.0163048234008		0.21874906638631042	9.446662078943228e-07	1.4072310341004293e-06	2.2880717624404101e-07
12	PI	estado	1.2197210162421521	0.9243950479702732		121.55992986934491		0.2957770435451335	3.0363546868292635e-06	1.4508205886548597e-06	1.2813041660022063e-06
13	PI	estado	1.1317220134317265	0.8452630219272845		119.17159760539063		0.3767096463134489	2.3255818606446815e-06	4.891114550043714e-07	9.816707555393467e-07
14	PI	estado	0.7774464488223791	0.5794134370911425		120.29764769197413		0.6496474721240387	1.5122347775049461e-06	1.2770696962323958e-06	1.8324761758780993e-06
15	PI	estado	1.080920205324587	0.7508853748267279		120.13244081654985		0.41296422130334204	2.7792290716178526e-06	2.529331259870078e-06	1.316784735037975e-07
16	PI	estado	1.9388580282046766	1.390526204304417		122.65008518374454		0.09340802589752743	6.370234799376152e-07	8.360278316175127e-07	1.222219188820978e-06
17	PI	estado	1.160612209567477	0.8290173248276289		122.35034900917607		0.3439095786214975	2.798766036610765e-06	2.2932663293213243e-06	6.436895658048798e-07
18	PI	estado	1.5903499111213921	1.1712724520002709		118.83195678021843		0.19920431756385015	1.5564357178914758e-07	1.8074939752325274e-06	7.856394646664484e-07
19	PI	estado	1.5992322842363924	1.117034730774181		121.67406277650844		0.17720558192130897	1.8590288891790428e-06	2.1700034872515178e-07	1.1532853381711813e-06
20	PI	estado	1.2047853395052723	0.8836208668676203		121.50553045787082		0.3200399603252725	2.5592848739273417e-06	1.1397886795426497e-07	1.3223729941054843e-06
21	PI	estado	1.290992006482154	0.8580687528496049		120.27482838567221		0.3149946116638874	2.655189214740889e-06	2.0977891900182595e-06	1.549650449257486e-07
22	PI	estado	0.8893837707748736	0.6090267045378042		117.09547308497567		0.6092338571924609	3.2079034763892944e-07	1.0222889421190512e-06	1.106156698808356e-06
23	PI	estado	0.879239963103049	0.6178037525978372		119.14827371329977		0.583856411194888	2.8642176119446773e-06	7.921708205698548e-07	6.246057677719667e-07
24	PI	estado	1.9127797332036258	1.3524660499674432		120.51985847963844		0.10945787921172101	4.148905439709701e-07	9.022462419576812e-08	1.1414789840781487e-06
25	PI	estado	0.913935527534273	0.6735954413090246		121.03866895899714		0.5079725476779263	2.9106616420932824e-06	1.5107990319707726e-06	9.877579248255394e-07
26	PI	estado	0.9775145615759956	0.7242755655618971		118.96376321188524		0.4656799782497625	1.1281767826536078e-06	2.005026384209551e-06	1.306537512613486e-06
27	PI	estado	1.2673249957077393	0.877748469823403		120.19373184505884		0.32189133775193796	2.9604103367530435e-06	9.754871461196605e-07	2.903651713834278e-07
28	PI	estado	1.8417928836474362	1.3741184212039297		122.76906820934803		0.10990401275873572	1.0569076357284823e-06	1.3861459933773613e-06	1.087907694974666e-06
29	PI	estado	1.4921514633765531	1.01088269588789		121.10426420370028		0.2345050781972416	2.7738335321919814e-06	2.408343819761741e-07	4.940117085812339e-07
30	PI	estado	1.2894934838246517	0.8943149390531563		120.94080081306977		0.31932928457574317	1.8765009145531302e-06	2.117800785335809e-06	1.362882253520555e-07
31	PI	estado	1.355417012534562	0.9200563943920428		121.6406854243907		0.282431570022681	1.45002565929607e-06	1.092170629781157e-06	6.731708537901372e-07
32	PI	estado	1.9556136533004869	1.4686245867239287		119.83902470473217		0.09030862346145173	4.974928792234634e-09	7.002131035686042e-07	1.3612547085701697e-06
33	PI	estado	1.3168734567744718	0.9497283469341514		119.80916484022474		0.27646433337248777	2.992209461002483e-06	1.2073003221509675e-06	8.317133759709195e-07
34	PI	estado	1.7162136721939922	1.2446591151797846		119.82215383064343		0.1512552650499283	1.0289630409632315e-07	4.818473901772336e-07	1.32334034235361e-06
35	PI	estado	1.8772797259871503	1.4171625776155659		122.18261965209444		0.08951231285380064	2.662920590185889e-06	5.797198930432323e-07	1.2735796942754748e-06
36	PI	estado	1.0749670075399183	0.7410059608855317		119.91872729506075		0.43124871209524746	3.0363294933837828e-06	1.6249883881973656e-06	3.952448074840239e-08
37	PI	estado	1.3229818525880377	0.9350813940422953		121.44665434089747		0.2722182977055137	3.011911382948898e-06	1.81274482158947e-06	6.146961363779947e-07
38	PI	estado	0.8554192279295811	0.6018734269830103		118.24091474314562		0.6137530256883358	1.3590234402984382e-06	3.774536990983209e-07	1.4451802472813843e-06
39	PI	estado	1.7098498541321776	1.250901640332338		119.58929520747782		0.1494810597165866	1.4397992995513878e-06	1.7840441760086867e-06	9.395899235529994e-07
40	PI	estado	0.9212356702702292	0.6208623239823725		116.97070095034734		0.572458256982248	7.692334042804643e-08	1.5895533007390032e-06	1.1399784619682444e-06
41	PI	estado	1.4592516966994968	1.0507901687489671		118.34431984657648		0.2379904062424259	1.6614989653584909e-06	1.8486401042924876e-06	6.371331200100567e-07
42	PI	estado	1.1274811804431188	0.7959781326539176		120.23062906423961		0.38563362028237136	2.4609644922217458e-06	1.2633403241753032e-06	6.238925691559961e-07
43	PI	estado	1.549041203030013	1.0761229725238195		119.50879414997105		0.20945045498423	9.901092327431453e-08	1.655662758546107e-06	1.027895289570069e-06
44	PI	estado	1.3186310756814077	0.9317048439629193		120.53175780209429		0.27876225946877803	3.1061574838752683e-07	1.474449777063983e-06	1.4263886084568078e-06
45	PI	estado	1.183816093741211	0.8955211475656112		122.20219823060029		0.3119331095401541	2.859359158222841e-06	1.5602241802171807e-06	1.264941080003239e-06
46	PI	estado	1.3944827551770573	0.94965030898003		117.58289209905686		0.28404475465383683	1.1772079821134106e-06	1.4022991708180503e-06	5.501001493796806e-07
47	PI	estado	1.4323399262610892	1.0052402502223032		119.76766218893913		0.24307933211137683	4.471919647668482e-07	1.4038772023400908e-06	1.0996905273459438e-06
48	PI	estado	1.465122736196625	1.0012365324962373		118.1032255053299		0.25573729198325595	6.38854400735271e-07	6.356406051049672e-07	8.41658677002401e-07
49	PI	estado	1.281842125226639	0.903875688440568		113.71349369245985		0.3393387530922643	2.9121910540850233e-06	1.409385512146644e-06	1.345856505009105e-07
50	PI	estado	1.2324092807455498	0.917619330980558		119.38933453834005		0.3075692007517523	2.2171382498436593e-06	9.32459252638214e-07	1.256845597021688e-06
51	PI	estado	1.0252647111618345	0.7219124473380127		122.04240436173878		0.4489409743376324	2.639909214745333e-06	5.211163801348651e-07	7.662740964918075e-07
52	PI	estado	1.1181154031406835	0.7498450618191135		118.15770627629507		0.43106904627924497	1.837890157721598e-07	8.101946425673827e-07	9.83281819965664e-07
53	PI	estado	1.7493282523708644	1.2197677411261632		121.38858197190231		0.14769953718696252	2.5220996837078533e-07	1.5134131245980857e-06	9.907197112349908e-07
54	PI	estado	1.4334035331583936	0.9330766679134408		117.78810381532283		0.29297443122785655	1.4034642826150728e-06	1.3455739183338313e-06	1.5906485660720857e-07
55	PI	estado	1.2136678053643895	0.823066573264684		120.4421839677734		0.351548364455214	2.9152458698493296e-06	1.6460491111340317e-06	1.2135852951921005e-07
56	PI	estado	0.988407403324109	0.6821238324191767		114.87009950166882		0.5195526830897995	5.945124436699746e-07	2.8416415171524293e-07	1.5115528970651654e-06
57	PI	estado	1.5934863521022387	1.200435516380795		123.41979768749363		0.15478286977017883	7.549169818558066e-07	1.5321406747040896e-06	1.740080607997243e-06
58	PI	estado	1.454132212802425	1.1312284110150512		117.68573512238825		0.21969989803897158	1.4589106978468102e-06	1.8984761013312027e-06	1.0196986531511135e-06
59	PI	estado	0.8499809336470173	0.614591080023858		119.94929617357977		0.589428244029863	1.740568523892982e-06	2.0194263236961027e-06	7.694573541202813e-07
60	PI	estado	1.1732455812842648	0.8436839745662409		120.64924582210898		0.3515897336105362	4.4905508837147074e-08	2.531276308607519e-06	1.0550376645675884e-06
61	PI	estado	1.1723538853936146	0.793159227534949		121.8458662826764		0.36391863595737567	1.80731317828329e-06	6.578666914313269e-07	8.861046718769592e-07
62	PI	estado	1.722385679531168	1.140982333782148		119.8581051813122		0.18476493240049535	2.4532133479475375e-06	1.9513734187180938e-07	2.240171052343448e-07
63	PI	estado	1.9399497613588605	1.2762850980076703		120.18971165801665		0.1209427086648619	1.8127771513609958e-07	2.3740287247723328e-06	6.494245541130466e-07
64	PI	estado	1.684938315145775	1.094451484383187		116.66798178478349		0.20291472026616844	1.2526724042077305e-06	2.721657330421975e-07	5.594271970868104e-07
65	PI	estado	1.33230290149647	0.9181306030619942		119.66272506416891		0.29852243357029573	2.2622441056396767e-06	1.749722700409388e-06	2.4074130251239456e-07
66	PI	estado	1.5140574001547429	1.005242692468259		121.44689795012289		0.2308783405369131	2.846533005046995e-06	1.0322210656079703e-06	2.0598162320038677e-07
67	PI	estado	1.1068092706638561	0.7443301523186286		122.36946184412214		0.4266290561430839	2.6503330475041815e-06	9.185041181450193e-08	3.5015280158754254e-07
68	PI	estado	0.9851799434581453	0.7134261363736353		121.38705996807252		0.4631183823818261	1.578089105123538e-06	2.342304189735492e-07	1.6982367933266136e-06
69	PI	estado	1.5222563182088658	1.0866398019104175		119.53082326238848		0.20628400553488366	1.572413248591188e-06	6.169060353486372e-07	1.0852360990759714e-06
70	PI	estado	1.289662178270482	0.9253432717184263		120.65019552045598		0.292529861442153	1.0392807704257957e-07	1.318338869447746e-06	1.4552413056210885e-06
71	PI	estado	1.601962066035317	1.1524881882553033		120.44346439809415		0.18449407665092035	7.496596187962467e-07	2.210340587842348e-06	8.495758571336928e-07
72	PI	estado	1.1766912951063293	0.8475344998229468		120.99236047986902		0.33690388934135496	1.7867494413247739e-06	2.6413946351739284e-06	7.888647201964164e-07
73	PI	estado	1.4292955077990217	0.967911732445545		120.13303437120979		0.2603873843904847	2.7271887743457614e-06	1.2113977062484495e-06	3.096286914485379e-07
74	PI	estado	1.205174285606481	0.8533921008959868		120.54557055462398		0.3418821680862319	7.182974639258399e-07	5.24604457931805e-07	1.3201628945902206e-06
75	PI	estado	1.5412672446428237	1.114713674475795		119.45410038579111		0.210617729666898	1.5409102842335185e-06	1.5359490691504305e-06	6.575224840796388e-07
76	PI	estado	1.03729810381991	0.7117354125408031		121.26470429669412		0.4466979439746738	1.4989331082515635e-06	2.419592976784725e-06	3.894415880785832e-07
77	PI	estado	1.747956302503922	1.147378303766359		119.74924198546996		0.18910818432741364	1.455079520332322e-06	6.333738480648867e-07	2.4110130827318315e-07
78	PI	estado	1.4774947375074818	1.0639864495930713		119.83614745344575		0.2317624206030094	2.9980167373921296e-06	1.6888398322255487e-06	2.338200711520321e-07
79	PI	estado	1.2019303511298656	0.8343542827523344		120.69624681479964		0.33723236441478954	1.1072785665074277e-06	1.4923589774291304e-06	1.175398672248911e-06
80	PI	estado	1.1994193050632918	0.8275013433180188		120.17857616223064		0.364308677535451	1.5581874684237793e-06	1.400113975642977e-06	4.83395905164529e-07
81	PI	estado	1.4730340964632078	1.1125583525966005		120.89574721772776		0.20289907132217985	1.225005519599084e-06	1.7059892636412384e-06	1.412816829185618e-06
82	PI	estado	1.6810946338576378	1.2531522480760773		121.56294118655892		0.1481630255064973	1.922699817691149e-06	1.2931033426611986e-06	9.310236067308344e-07
83	PI	estado	1.6319433214065935	1.197372711788774		123.26976409472732		0.15951514047226603	1.456433092364614e-06	2.167826915380073e-06	9.434748809087638e-07
84	PI	estado	1.1253537031838943	0.8432912681845965		122.25599621873312		0.3513450459798017	2.4613716655661613e-06	6.20970538477109e-07	1.4537028601846176e-06
85	PI	estado	1.5132422054543013	1.0055585882549423		119.69401844096275		0.24833477714151048	1.5194584928171829e-06	9.617039726772497e-07	3.3008696708116595e-07
86	PI	estado	1.6204684426639284	1.069917362821281		120.32417512038379		0.2026215302467305	9.038784768921624e-07	7.407441629427189e-07	7.310656979608283e-07
87	PI	estado	1.3728898340832094	0.9836756068106894		121.91619647086108		0.2507514734859462	2.9763352049031857e-06	1.8398145736256151e-06	5.612362572977822e-07
88	PI	estado	1.6299814989644503	1.1433309538497578		120.83357974839812		0.18257476782123294	2.9993638255716058e-06	1.9099050289575404e-06	2.4621615334739316e-07
89	PI	estado	1.5637110349678265	1.1861750068276546		116.81135162896689		0.19786031034627963	2.3962279602899256e-07	1.648713175619234e-06	1.0861374935578737e-06
90	PI	estado	1.192425590707583	0.8577073729591228		119.02006516575558		0.3527977540534048	3.0311039774895232e-06	4.771169325713259e-07	5.791695491898961e-07
91	PI	estado	1.3574699100547947	0.8822870500997327		117.59598131893743		0.3225288505930158	1.258577523456442e-06	9.063474511800294e-07	3.526002418314914e-07
92	PI	estado	1.745674420602943	1.2874388145498183		119.9670473321376		0.144782711753535	4.592085411520197e-07	1.6328196481517383e-06	1.0209234476270262e-06
93	PI	estado	1.2703387357045632	0.864544390343424		120.01371362839775		0.3269801079850198	2.1733353451796224e-06	3.368062331942483e-07	6.807791190777469e-07
94	PI	estado	0.9567358320572363	0.6791868643131999		120.27136098005963		0.4954817387371421	2.5176634955306465e-06	2.0614945517240945e-06	4.970013967214669e-07
95	PI	estado	1.1600985550874647	0.8287770830821419		120.91215821809267		0.3571889426694027	1.0790621142465514e-06	2.5229652209532905e-06	8.016146417916763e-07
96	PI	estado	1.4852852658504831	1.0869967386938952		114.98862385518545		0.23566578568179247	2.253862076290933e-06	1.8108445060337115e-06	4.784675876060197e-07
97	PI	estado	1.3029999534395738	0.9040034900493672		120.16166654819587		0.3127753200596554	2.0965172428890935e-06	2.1526522805998474e-06	6.796294905280211e-08
98	PI	estado	0.9866508278864687	0.682367005993471		116.48419758725001		0.5146158742769175	1.6513965733136194e-06	4.173256148532657e-07	9.839952635989936e-07
99	PI	estado	1.2695099438059307	0.8833860049306187		120.71215227553058		0.30336656749426244	3.582030496749512e-08	1.9556994758405359e-07	1.8493237684294714e-06
100	PI	capital	0.8236576466387117	1.9085500844228713		131.06080868081875		0.6327505199143058	0.0007051543320238891	0.0003201800194206276	0.00027137444720647444
101	PI	capital	0.874842290666425	1.9619321843197322		130.3760107025999		0.5752288765373501	0.0006876763965386744	0.00043621873264930645	0.00013864521533516947
102	PI	capital	0.9585994462273836	1.7490690588715747		130.037517095983		0.5314513500583743	8.92417913191943e-05	7.328246135702662e-06	0.00039566413866379887
103	PI	capital	0.8863151929521295	1.939131022597595		130.0863810680243		0.5702101923327545	0.0005105705617647234	0.0005711906977690909	0.00015741897466074688
104	PI	capital	0.8361577498005154	1.931119392032472		130.6176759765341		0.6579894095342798	0.0004387539997175953	0.00027800219408684654	0.0001785278673315508
105	PI	capital	0.849964320507496	1.7827870992255987		130.2866268758511		0.6382802605158663	0.0004889432235807268	0.00036052480635666875	0.0001229613113187184
106	PI	capital	0.9701667740076778	1.9794618688542902		129.7465816685898		0.4627939980564685	0.0010210946616487195	5.011569944093734e-05	0.000372860908952598
107	PI	capital	0.8422806597480307	1.9965467054184756		130.7545310379268		0.5957650901376546	0.0006700284699820866	0.0004446139261346241	0.00030987656410769323
108	PI	capital	0.8319495283219692	1.9000248304604037		130.54209352189855		0.5830911091248132	0.0003237084690681488	0.0005159430490979879	0.0006627242130795281
109	PI	capital	0.7894516754374377	1.5036208432316327		128.21042138683518		0.6803698097967821	0.0007049782407740403	0.00016456108715219282	0.00028312784088911343
110	PI	capital	0.8285995413560945	1.7550164004883702		129.20760114955723		0.6267758356048263	0.0005884097156512897	8.374442863644694e-05	0.0003841340797756394
111	PI	capital	1.1177830733016407	1.8050160531330044		126.60908987267764		0.3920211020519059	0.00046565719997966506	0.0006161515355473577	8.008502427453716e-05
112	PI	capital	0.8466771305565177	1.9298968785685557		130.4538536968109		0.6247822587372759	0.0006457244391229341	0.00030800573946386213	0.00012313780252271457
113	PI	capital	0.9894095237764963	1.915163174284317		134.92766422737202		0.5196995218426909	0.0006185286797473133	0.0001382694559454484	6.654995402053917e-05
114	PI	capital	0.9220149747633011	1.9894036535626247		130.32328647341268		0.5526400496128002	0.00023821565412466438	0.00012434685990188543	0.00045722828038274464
115	PI	capital	0.866771489606769	1.8756562183222532		129.5891628510849		0.56155068176137	0.0005827487793610273	0.00012733668049515377	0.0004931355013444265
116	PI	capital	0.9643631673715902	1.9627791068889764		130.69088045578673		0.5074633027714335	0.0002820953308695847	0.0003085693420200546	0.00032046870601146996
117	PI	capital	0.8577321411028408	1.5399927627340975		128.19787803804428		0.5868077965076536	0.0005343617751048202	0.0006517171370836916	9.251179601000399e-05
118	PI	capital	0.9725532933815035	1.8504344037312177		132.33969768945968		0.5559163229894527	0.0003908680034497724	0.00026835705537368523	3.2854362664206955e-05
119	PI	capital	0.9644388697713503	1.8515359850768394		128.41232673922843		0.4704332964494102	0.0009231653023428303	0.00025694059188985765	0.00031391936177434525
120	PI	capital	0.8557089402800317	1.946202935991422		130.82961193221726		0.6206952594134288	0.0003863114530543489	0.0001573266241252041	0.00035331587102681154
121	PI	capital	0.8044074586344209	1.6908953992916547		130.6597079449541		0.6723061550812096	0.0008727166025789353	0.00011604284894970861	0.00021170899979925002
122	PI	capital	0.8857737471883844	1.8208799517452483		129.80413610845292		0.5878051259358911	0.0004901942321962096	0.00043701085046211733	0.00012965913448573278
123	PI	capital	0.7818078224216805	1.9147310997612856		130.30740243536593		0.6779990633098487	0.0005125957257660994	0.00018998129103904669	0.00044735718658052236
124	PI	capital	0.7717836311741023	1.8039871802852752		130.27719991396594		0.6971574400639621	0.0007445912030710814	0.0006282201593902075	6.0581204600730165e-06
125	PI	capital	0.8531873816622496	1.984828710373421		130.2222256806911		0.5962282247432855	0.0007649118340846335	0.0006199975902270325	9.195247045910802e-05
126	PI	capital	0.8653428294674962	1.9966647284691288		131.04343851055555		0.5849369921519288	0.00015553985361189095	0.0005319341285138615	0.00037038735387902023
127	PI	capital	0.7915585617374418	1.7406906959254478		129.27459143237994		0.6549172110040098	0.0003019843585062943	0.0006405606374907097	0.00023262327279447237
128	PI	capital	0.79905433586803	1.9150050867340458		130.22074811690112		0.6248104228498432	0.0010026120982280333	0.0002466492435499901	0.00040724313772830186
129	PI	capital	0.8409595488377439	1.653532082916819		130.3585480132742		0.6199602304532912	0.00050901878121242	0.0005193793267071954	7.211025023800611e-05
130	PI	capital	0.7996457082942191	1.9877594385401733		130.78568968471268		0.6652963854870464	0.00014653137754492424	0.001003723729191885	6.835162215796308e-05
131	PI	capital	0.8125115405987903	1.7814867738944264		131.15788289356587		0.6605845635777509	0.0006347733393790426	0.00036551654087071126	0.0001177293442431197
132	PI	capital	0.8457769522799605	1.9288660100091934		130.04662495736775		0.6085177120995444	0.0006220188217987717	0.00046102537789652505	0.00013848713149535504
133	PI	capital	0.8192264759338398	1.917016331774435		131.2205486459797		0.661766270770384	0.0003581091409320449	0.00029162687128773637	0.0002320810222140615
134	PI	capital	0.9136618857774029	1.865035495310718		130.15548400320108		0.5748203717604609	0.00042274925017427576	0.00045795488837728244	8.891036790107354e-05
135	PI	capital	0.8898767518510016	1.9335255516353327		130.3541300679617		0.5925921455250807	0.00020232944123977265	0.0004268876694599851	0.00024729644024187
136	PI	capital	0.9649127124604878	1.6145857662006073		127.50659231656437		0.5069307136284096	0.0003698861464280663	0.000355460523567351	0.0002328727663057688
137	PI	capital	1.0271043844299848	1.9067962143269235		128.78479548103047		0.4571592328621739	0.00011551957849100372	0.0006793582873924082	0.00017846095901526062
138	PI	capital	0.8176586072192178	1.8808556192456625		131.33307097976953		0.6693642462729184	0.0005552958507588963	0.0002539411727841051	0.00017392794647450022
139	PI	capital	0.8980771858831093	1.5042238479593735		125.40831798313258		0.5020848820063029	0.0010502601535723364	0.0002516287646284197	0.0003295183215358966
140	PI	capital	0.7933000190026112	1.9634509938496156		131.0682043225361		0.6608604999581874	0.0002721895093615475	0.00046264073040865733	0.0004452158915017341
141	PI	capital	0.878036214344475	1.8407084223877574		129.77835737029807		0.578376944399904	0.0003538978410421291	0.00042605749522013896	0.0002566764668863683
142	PI	capital	0.8642988123439673	1.9876878922446009		130.7172359824492		0.5935760761565653	0.0007805858915713092	0.000231786399423874	0.00018122535025570332
143	PI	capital	1.0087442840240066	1.9531671114567375		129.88338179518007		0.441843962078095	0.00021401217997376386	0.0005238729457998318	0.0003229172252363607
144	PI	capital	0.9915225872024617	1.9871875578961533		130.56681632760433		0.49125754472892247	0.00031677240088985077	0.0004147590857434193	0.00015168181482768967
145	PI	capital	0.8128026594719436	1.5995792974150753		128.64433903848243		0.6459000915187157	2.2649455723505285e-05	0.00046335641484777663	0.00044522849961167016
146	PI	capital	0.834023014247953	1.950043365512155		130.32100870551054		0.5983003073859127	0.0008329890981488163	0.0006720364116652769	0.00012104482264086648
147	PI	capital	0.8099197231828814	1.632373070826088		129.41751765610715		0.6166048691756022	0.0010034265462683534	0.0003057390274491963	0.0002546878227544415
148	PI	capital	1.0488257652636044	1.7346172683265824		129.9266500784824		0.4545770858998087	0.000496229392688065	0.0005140516228210392	4.0726759989269585e-05
149	PI	capital	0.8415917611216311	1.773971366388376		130.33093201120917		0.628906524177434	0.00033308558258607617	0.0001395278013238769	0.00036690776480111136
150	PI	capital	0.9890435131417905	1.812362460765967		128.15637259732546		0.4562992620414106	0.0008669867843174295	0.0003303737690521931	0.00025825470637191265
151	PI	capital	0.8382509381359216	1.8685714855769355		133.57500950487722		0.6519713572582263	0.00045235478792260864	0.00021068066237474903	0.00019116399878287598
152	PI	capital	0.8977493105031468	1.976695341887318		130.38559386416304		0.567222833273502	0.0008774900661738469	0.00019839098966491954	0.00015311552871746277
153	PI	capital	0.8134100731962385	1.846761557402909		130.87153117460713		0.6471132437230105	5.7857468537847435e-05	0.0006925446940707059	0.0003500574190708512
154	PI	capital	1.0055417514038112	1.9896517025082703		128.75336925562584		0.4436204842040814	0.00044631019932283797	0.0004980800462744398	0.0003451101825289751
155	PI	capital	1.0939312113667592	1.9719552939939038		129.45683427896302		0.40236812152985585	0.0006877924916851153	0.0003826879875430795	0.00015401600454051454
156	PI	capital	0.8382014936473644	1.8663794890588141		130.48569763393468		0.6119931915092118	0.0006019050794136027	0.00040466998565126083	0.0002119465757010952
157	PI	capital	0.8669657849109292	1.8104217797664839		130.77513735890216		0.6385385906326022	0.0008705308621894401	4.2909769960726516e-05	2.3102293091313477e-05
158	PI	capital	0.7859722368470636	1.780398160659904		129.06470598145208		0.6505242926465401	0.0006556845339659443	0.0005581457588581153	0.0002160419557520122
159	PI	capital	0.9110429714339422	1.918857627607441		130.1913958871236		0.5506810775026348	0.0003092347016735493	0.0003141034510665335	0.0002813621959305055
160	PI	capital	0.8170358726944535	1.809313980235826		133.93322175328598		0.6661140068287271	0.0005421576593643195	0.0006017618518303092	8.792117266767348e-06
161	PI	capital	0.8710527428214615	1.9167487998171033		130.2148479379823		0.5789230848666728	0.0005377758777733889	0.00017639893222636313	0.0004136354907528846
162	PI	capital	0.8434530951128288	1.9606114854493455		130.51726010519752		0.632338312474398	0.0006411827620058672	0.0005748101717431811	3.834170993900115e-06
163	PI	capital	0.984566839689654	1.8588311759629002		128.95987423326739		0.4892987375096821	0.0004441693510824797	0.00036607073555768206	0.00026989258937500343
164	PI	capital	0.9435744923065541	1.986672743249398		129.82394231052035		0.5102346772999088	0.00042083352450173974	0.0001253283257558875	0.0005073697494010108
165	PI	capital	0.9614124988840741	1.9041436073626603		130.3636878827687		0.5070079841909673	0.000670042611988421	0.0004956354620945694	8.674861457177118e-05
166	PI	capital	0.929622629327298	1.8699929107051225		131.26100910647833		0.563655295259551	0.00017685334088918454	0.0007508000829106303	0.00011256656271750793
167	PI	capital	0.8865834745851553	1.8565724735460871		130.65220916822088		0.5900800694200988	0.00014660461605995296	0.0001582144402365415	0.00038649461300669687
168	PI	capital	1.0968435121515128	1.978358501828618		129.50645258333554		0.4160063609190436	0.000529415673878725	0.00014332516703183642	0.00019211237352495522
169	PI	capital	0.8445459919040676	1.7372696582521712		130.41263125956846		0.603551233884084	0.0010607332355092325	0.00020486174207053463	8.989929976470731e-05
170	PI	capital	0.9262933180579205	1.8125841527001922		129.81002957261109		0.5321995799759258	0.0005840913960160513	0.0004072225938320951	0.00015760342481884506
171	PI	capital	0.7801004890565915	1.2272735115134425		127.15868576839702		0.6942212956558267	8.118452036539757e-06	0.00027171823991994914	0.0004359573471366569
172	PI	capital	0.829337934475549	1.8141592016002244		129.75654695449484		0.6204783014028165	0.00017473683882212227	0.0005746370244348085	0.00033720173044161743
173	PI	capital	0.8181451570616806	1.8429865865733723		130.64806511601276		0.6298975983748439	0.0009884038985115797	0.00012999459502112897	0.00027773088495424184
174	PI	capital	0.9477568238849317	1.9317822265485072		129.3160541884109		0.5003244163425461	0.00014582593211264725	0.00048796597421024246	0.00039683060458655235
175	PI	capital	0.9983236852666134	1.830310323628248		128.46720519470685		0.4750418547696833	8.510108649311917e-05	0.00026708080969853586	0.00038697776617503194
176	PI	capital	0.810702010375258	1.7695237357427938		130.29997058496215		0.6729323069938408	0.00023478215514991855	7.198468623359445e-06	0.0004842634869643064
177	PI	capital	0.9484559470992306	1.9697184384710624		130.11196245149347		0.5333327581675733	7.419425661627985e-05	0.0001940916978597915	0.0004324921364849589
178	PI	capital	0.7864264414092302	1.8162355099434027		130.8494919581028		0.6922361356954944	0.00046890040372889413	0.0003677581027417527	0.000134777887805818
179	PI	capital	0.7743197171451283	1.6475157372889053		129.89899014041993		0.6527322759461506	0.00015270401465798233	0.000516399577909971	0.0005225675798758175
180	PI	capital	0.8769970562286175	1.9876688007181862		130.61807835888624		0.5950376271820017	0.0005121984830575418	0.0004092241073379822	0.00022164801439718615
181	PI	capital	0.921077288330732	1.8863736873707229		129.6507284043603		0.5340548486532134	5.302475963592365e-05	0.0006138788385850803	0.00030040203608499883
182	PI	capital	0.8128803924258194	1.8768298188971246		130.54875512563453		0.659276716538017	0.0004466175163333906	0.0006382511093748199	9.244556588738483e-05
183	PI	capital	0.9264300924201208	1.8997887942033755		130.3378796883538		0.5540168367807132	0.0006616955728873666	0.0004658212841277938	5.218106580071784e-05
184	PI	capital	0.7984032192617004	1.9121508191293684		130.68673742387864		0.6664468680892958	0.0003115802546827112	0.0006766864716588017	0.0002162561080341163
185	PI	capital	0.9358674418701268	1.7878672805175644		130.68712967697365		0.5296836615876938	0.00010853352644546194	0.0009273460213790729	9.664192212248445e-05
186	PI	capital	0.8445928449955338	1.8713731993484473		130.16755328180156		0.5976101134486459	0.0006085134269040394	0.0006123065630888686	0.0001645115803385938
187	PI	capital	0.8854757612102899	1.9076559164167775		130.72895978183035		0.6059990341741125	0.0007374735283628969	0.00019489453588369615	0.00011278560462866442
188	PI	capital	0.7964890446044273	1.5286520589969128		128.77111393193667		0.6715169656495406	0.0004903580235474987	0.0005222675444393081	0.00012036631095046742
189	PI	capital	0.8040631609910777	1.8853082538721369		130.70203389082064		0.6620722486481987	0.0006540821747251539	0.000661780485541809	4.7143476126363575e-05
190	PI	capital	0.899558606706712	1.9559097935781307		130.34728883524258		0.5372397599454077	9.414745485950753e-05	0.0008935696726446236	0.00045608889498297315
191	PI	capital	0.7921350365753342	1.8141139239639075		129.97903877603994		0.6626104048997966	0.0005865652238902241	0.0005660206724509407	0.000124870219427758
192	PI	capital	0.8284415628385566	1.6637353572524272		129.62328616259634		0.6471937958418468	0.0006593241154646449	0.00042489445367180026	0.00011837665008836672
193	PI	capital	0.9445101811680512	1.8686308495476789		133.22531843915823		0.5729509763630721	3.0270893200582067e-05	0.00041780659658723686	0.00014538775999294008
194	PI	capital	0.779267353061174	1.661376791522776		129.0555740769118		0.6321499689235772	0.0004726363317973083	0.00029139088419793046	0.0006569055665053896
195	PI	capital	0.7935359874874934	1.9653450472222125		130.41546588310905		0.6601754048311771	0.0003390462831253169	0.0005116807926831477	0.0003125165897408903
196	PI	capital	0.9049351584352754	1.9890520157437985		130.55314372338876		0.5380837763763578	0.00095994548225129	0.0006643373608430472	2.983522756739589e-05
197	PI	capital	0.9625261653979839	1.9725361505726418		130.7641238340743		0.5426610820164122	0.0002949824454298987	0.00017789433549958208	0.0001992366453837669
198	PI	capital	0.8967321230292995	1.8956054145342727		129.7589874689872		0.5818564404541428	0.0002984359789969871	0.0005654953597185392	0.00017991294527863982
199	PI	capital	0.8423651345347021	1.877888183242554		134.04153464236026		0.6699258871207658	0.0002436581941416289	0.00036860421032352284	6.149771626307466e-05
200	PI	interior	1.3956561564182695	0.9953213082411048		117.11291673170463		0.3369165641219514	1.643623487472935e-06	6.665323101127066e-07	1.2325164877555193e-07
201	PI	interior	1.603370851473555	1.1216244935561934		118.78530647012816		0.25758191821080806	1.1723038330533646e-06	1.921291728933328e-07	3.610750851034176e-07
202	PI	interior	1.3972310507590429	1.0525057532793025		121.19530656990808		0.3005692756790595	6.248697985845735e-07	2.0767809397722062e-06	1.4965565248273687e-07
203	PI	interior	1.1324371050817033	0.8377153462942083		116.03716209261228		0.4596807975484737	2.195286528174521e-06	1.7464003727065258e-07	3.4868268216556065e-07
204	PI	interior	1.7921723945650625	1.3262366582857656		115.59686781801679		0.1955050979840254	1.2656005815430895e-06	7.072160646182117e-07	2.722100922953494e-07
205	PI	interior	1.7432720056485558	1.259086918192429		118.51779776830004		0.18920956218090204	1.3437577732689852e-06	1.3303518784177032e-06	3.454238091662878e-07
206	PI	interior	1.5265031954314467	1.099771395677704		115.49693797884476		0.28961084451592856	1.3251166836312412e-06	1.466259556897646e-06	7.0226524705171715e-09
207	PI	interior	1.4266929418581393	0.9847288160913705		113.94077561111834		0.36397390182888756	6.91439369118295e-07	5.950381614542147e-07	2.2394868488364818e-07
208	PI	interior	1.2280887119487451	0.9873063384368161		116.66260003813588		0.3577999345167542	2.229472969273324e-06	1.5487741224045186e-06	1.3505317427011114e-07
209	PI	interior	1.2271729428599751	0.9139744615172285		119.29613105863444		0.40541267156464866	2.10253210152674e-06	4.571833166198493e-07	2.0438227547757695e-08
210	PI	interior	1.2851590766994545	0.9317143622829185		119.03048647277274		0.37829243364110376	9.944950129278694e-07	1.1572114096067326e-06	1.210288799292371e-07
211	PI	interior	1.2233993870980207	0.8753719474846541		115.2771605591		0.41841375368811756	7.484060428308252e-07	1.7784255049144775e-06	1.2434802623373552e-07
212	PI	interior	1.321510287580997	0.9930883842525011		113.9184761784156		0.34661830099052776	2.2205722134394562e-06	1.408432481817452e-06	3.858366557651082e-08
213	PI	interior	1.673333081869842	1.186977068834297		116.26892597535237		0.22217642247771568	1.428359682885627e-08	8.071961429436933e-07	6.613217688912897e-07
214	PI	interior	1.3867581840502492	0.9153217812141019		114.70354256913403		0.41248398347671517	4.1373606525781885e-07	5.660162611185115e-07	1.2013658311564092e-07
215	PI	interior	0.9116828883783112	0.6697257303064453		117.51971587048887		0.6003589344300464	8.902517907150733e-07	3.5359319820267803e-07	1.2278590331210538e-06
216	PI	interior	1.6807297963907568	1.0978414798823635		118.15102573436708		0.25427492430326937	2.1838237565064558e-06	3.2448727736642564e-07	4.998595069639281e-09
217	PI	interior	1.4920791137220986	1.1700384837504647		121.16363136719444		0.23449007334573574	3.3871711783498896e-07	2.8225036680694667e-07	1.0260827612818856e-06
218	PI	interior	1.4477083938058035	1.0175736674101892		118.12039506967824		0.32029670341635397	3.551924785284205e-07	1.2247249885357364e-06	2.089894712573147e-07
219	PI	interior	1.797742154132809	1.3963195937783712		116.57064554581058		0.17007046615676802	5.054596627862508e-07	1.6265939912387e-06	4.448351800027343e-07
220	PI	interior	1.4145062629497298	0.9560049978214334		113.12388354648672		0.3691830916712205	2.882416791609995e-07	4.5267312641909544e-07	4.57313197324335e-07
221	PI	interior	1.5224847130142687	1.1460889737335587		113.5057032971707		0.2787018674427327	1.2372660903836276e-06	1.0454894989442213e-06	2.617135176188576e-07
222	PI	interior	1.3407098979085827	1.0723897923126868		118.307243630989		0.28912949065399274	1.974863061563971e-06	8.807432124093037e-07	6.86014649856201e-07
223	PI	interior	1.8225301692630684	1.3623503644170276		116.42288497077938		0.18068365911270262	2.0850937024128875e-06	5.110703810394933e-07	1.6916273218117434e-07
224	PI	interior	1.3344951421246003	0.9229128003121201		118.4313562181587		0.3617079096921346	2.0316475237228552e-06	7.113310310896404e-07	3.323035144574027e-08
225	PI	interior	1.6896276572785545	1.285431493978494		121.82693133741274		0.20276336809711276	1.7111193907738794e-06	9.43241269525787e-07	9.332889555703038e-08
226	PI	interior	1.8138874966456195	1.4561246801419068		117.09875367946		0.1425046438480494	8.222365913639546e-07	1.2081099699123332e-06	7.749423806654186e-07
227	PI	interior	1.703577411336602	1.306871465596403		117.63998565434494		0.18621155441179016	1.9319449013074774e-06	1.4799263717486728e-06	3.387957014944283e-07
228	PI	interior	1.5654129576158478	1.0533126490039395		118.08744447953238		0.28957040472368295	9.784501985681569e-07	1.1336507483108383e-06	4.0689667420512245e-08
229	PI	interior	1.401795795411649	0.9616498792281162		117.22580991911828		0.35565247590958077	1.0377327923483097e-06	9.867764512954242e-07	2.6132181675014883e-08
230	PI	interior	1.6279039843042025	1.2257714839511193		116.87810208268543		0.22428466457054735	1.0333816120811959e-06	1.694849585660157e-06	2.2327996400170698e-07
231	PI	interior	1.3804997072569358	1.0004823666267333		117.66773354665133		0.32443253423938967	1.4549784680010038e-06	8.801123443261561e-07	2.7919589750917824e-07
232	PI	interior	1.3472570236973143	1.021287235672544		112.04160995423953		0.34465751908028686	1.7429779786723276e-06	2.1874002953508634e-07	4.6721631142259695e-07
233	PI	interior	1.3827661819209096	1.1022739398211112		119.13390755849895		0.2856624744391963	7.391633174178205e-07	1.7190622428871025e-06	5.016874196900444e-07
234	PI	interior	1.6189250519216256	1.1114600775381238		113.9346623804608		0.2916290603827104	1.8379883891924392e-07	1.2959941220664254e-06	1.2162938659476198e-07
235	PI	interior	1.032293875332846	0.7532548309350792		118.47849104890895		0.5121644383482008	2.5579810234936912e-06	4.383904208997454e-07	1.684989138904725e-07
236	PI	interior	1.521634367041878	1.0416892605168342		115.358600343558		0.2976001853259442	1.4799834859837415e-06	1.3722569239186387e-07	3.513146251915569e-07
237	PI	interior	1.6146137328134285	1.252918932462263		118.98717793990345		0.21939777640049846	1.1655443769792323e-06	4.2073856742776465e-07	4.84849426997716e-07
238	PI	interior	0.8540183963516849	0.6151961727207746		115.7957599785708		0.683235438416676	1.3238831997457315e-06	9.924646016357707e-07	6.504535719857163e-07
239	PI	interior	1.1762958711524538	0.8908041854076113		122.24579805467162		0.39056523058351905	2.849860490461644e-06	6.427961302395853e-07	4.6141851989346506e-08
240	PI	interior	1.3359293770523997	0.8862201432970077		116.30033699205114		0.37525399546858024	4.2525101255092245e-07	1.4210213486837927e-06	3.211835784205199e-07
241	PI	interior	1.1758432188620676	0.7891614636450808		118.77303346731159		0.4598188448044454	1.1287821030048601e-06	9.492807181751389e-07	1.4114779549449856e-07
242	PI	interior	1.4287050384214912	0.9300897699381075		115.78223646737696		0.36184419708769816	1.1823173489594373e-06	3.9220594789653096e-08	3.0825909955988036e-07
243	PI	interior	1.552144226185134	1.0513690739888262		115.99940979822838		0.30100343134510177	1.0351742695598058e-06	5.310160771373935e-07	1.8001617792626316e-07
244	PI	interior	1.73217401648839	1.1898238583136327		115.8181396310741		0.21543145724257176	1.766991576918371e-06	1.1405308811429576e-06	1.3538571199273024e-07
245	PI	interior	1.91426367679263	1.3262570656728698		116.59613091940999		0.18935129338398274	1.6647789323161626e-07	1.0237760550945504e-06	2.500566579627482e-07
246	PI	interior	1.6225466902198153	1.088443795060434		116.55362027219586		0.28131618159052746	2.38827069280719e-07	1.0066071440058853e-06	2.1059714221307344e-07
247	PI	interior	1.4164857399924164	0.948352307013524		117.90425940792335		0.3590979974702354	1.4562251591703322e-06	4.51156373475384e-07	1.3419193385205393e-09
248	PI	interior	1.09682947013836	0.7942310987025308		114.89159494336103		0.5164395938986985	4.950317458364826e-07	1.3973971476555026e-06	9.393609938437872e-08
249	PI	interior	1.4001797344120537	0.9817987671785863		118.11858750600084		0.3376189236062097	1.5752062303363853e-06	1.000081485090352e-06	4.368257949337437e-10
250	PI	interior	1.2238532603722625	0.9047966406741753		119.0673018194024		0.38875105080396005	1.6044506937078375e-06	1.387187412724152e-06	8.857661991807136e-08
251	PI	interior	1.1275634575870486	0.8026471436227843		121.74353672563205		0.44536631429617624	4.843489539171121e-07	9.84666870410832e-07	5.179313224236415e-07
252	PI	interior	1.464885343278632	1.0038137691149043		119.36661291981297		0.29996427182181645	1.485376875535334e-06	1.1666205379234612e-06	1.1639806362696037e-07
253	PI	interior	1.6110868364249242	1.17717937546218		119.92148152528196		0.2304347083433168	1.1464477995754621e-06	5.185154216239606e-07	4.281973993344306e-07
254	PI	interior	1.817745773238219	1.3803927833650915		114.65658306874002		0.17213862405233096	1.6846261721558363e-06	1.5015225216126287e-06	2.639757976945595e-07
255	PI	interior	1.9442581688767793	1.240827212528266		113.47686101255427		0.1991778820572022	1.2856471941765817e-06	5.634458731316283e-07	1.6627936740441356e-07
256	PI	interior	1.6141780699463213	1.158929231274948		118.93559181725075		0.23608288920725665	2.7588180171187534e-06	3.801000880138425e-07	3.348220885684627e-08
257	PI	interior	1.6094897816741711	1.181921129478252		116.98696206118031		0.24523252197749873	2.0231294780126074e-06	9.127561121268835e-07	2.8134477415731902e-08
258	PI	interior	1.5361210584658618	1.0578672516695142		118.25920312063148		0.2978395450528232	9.209116513605652e-07	6.016745548852283e-07	1.6013655867671353e-07
259	PI	interior	1.7353208565116252	1.0773641936186493		114.44252396740255		0.3018626499416741	1.3891134402139449e-07	7.74496718311962e-07	7.596680691941325e-08
260	PI	interior	1.382053620145353	0.964785678298983		114.8861601976579		0.3592495983616596	1.3549041084837047e-06	9.996947611757992e-07	8.899284818939298e-08
261	PI	interior	1.7104505511735504	1.1690060956307957		114.2826443058093		0.2536722158403726	7.830435807719872e-07	6.931859781229927e-07	1.6981776741515395e-07
262	PI	interior	1.5048676304230784	1.0002582312772996		114.82386332903037		0.3316755201175454	3.499239971047521e-07	1.0237782962852363e-06	2.0883614480830234e-07
263	PI	interior	1.5132944789316893	1.02011565637112		118.37954333648561		0.3045868846164515	1.6388081190339592e-06	5.104682637493995e-07	3.71066237565311e-08
264	PI	interior	1.6578279019554394	1.1771876728124842		122.43525502885842		0.2309337887147034	1.3285340541000466e-06	1.2599825543203602e-06	5.967338888739498e-09
265	PI	interior	1.2395836361187216	0.8936089696787751		119.15250144147724		0.3822902044496358	1.2451180595721457e-06	1.085929650998991e-06	3.605221228321567e-07
266	PI	interior	1.3757657824512015	1.002030074031296		122.52773850740591		0.3152032510144456	1.6094752922815524e-06	1.8669150872778972e-07	3.398873361767776e-07
267	PI	interior	1.3559182973101136	0.904369932756583		118.09141430498566		0.3850714806052945	1.3652375384171422e-06	3.515335327204174e-07	8.398308848283003e-08
268	PI	interior	1.5707693317184868	1.1230180825074225		117.02815153413009		0.2632690646800237	1.4058761848505672e-06	6.898936613448957e-07	2.6327424043755163e-07
269	PI	interior	1.5548636053853757	1.060345448916586		114.00210713621256		0.2935313326868528	1.7893725852011027e-06	8.03303648149385e-07	6.923470606257966e-08
270	PI	interior	1.5337478904993513	1.1050417326358266		119.91938253804568		0.2652700247825227	2.103808811449698e-06	1.6865533679625454e-07	2.3264476956598973e-07
271	PI	interior	1.4862800154415412	1.091549482022149		120.04273375371338		0.2694753572443433	2.1133991415346177e-06	5.171927925497163e-07	2.459510008483128e-07
272	PI	interior	1.787834650699673	1.4671965269342189		117.54489491127177		0.1360713862288878	9.048724868582675e-07	1.0400903680966602e-06	9.66230874681825e-07
273	PI	interior	1.8996898770395372	1.3296237033882885		116.91999973201416		0.18325958418546193	9.263161708926462e-07	1.4229041909776737e-06	9.035691384783667e-08
274	PI	interior	1.7727110250866658	1.380673017238488		117.62267809297998		0.1800868903157193	2.1879644127515416e-06	1.391674890728397e-06	5.1167593010338995e-08
275	PI	interior	1.5159945970656779	1.051600115067713		116.37162476424383		0.30348677405800595	1.1445043862298846e-06	9.989035325432685e-07	6.190751329481726e-08
276	PI	interior	1.351910349818074	0.932186038483505		114.21675391063954		0.3792544578807223	2.1883896590030527e-06	2.6953159872508115e-07	7.709785418364873e-08
277	PI	interior	0.944389655264843	0.6822606287933342		119.53681372119506		0.5858778052613313	4.3457233881588613e-07	1.7031461219981832e-06	2.8949290322761864e-07
278	PI	interior	1.9548916925978619	1.46550195437122		114.6622897345529		0.15671394234093775	1.0765159443381711e-06	1.219442893959376e-06	1.9484156271458412e-07
279	PI	interior	1.9936317474847962	1.5425951713356683		113.95535368433823		0.12620097461588986	2.922426539815708e-06	2.0851161078916113e-06	3.7210020688259765e-08
280	PI	interior	1.3954853225410409	1.00260194916863		117.90840919484215		0.3168853796977214	6.228124147336906e-07	1.2416057858404005e-06	4.103992029792808e-07
281	PI	interior	1.6978900278631235	1.1134759652996502		113.59616805536723		0.269802671998266	4.1837266575298046e-07	1.2181103977196516e-06	1.3755014662133378e-07
282	PI	interior	1.400137436382484	0.863817885500805		110.35427050030488		0.447067500392806	1.2852268662787245e-06	1.2968801139877679e-08	1.2880834506553963e-07
283	PI	interior	1.4207265465174546	0.8943739786001059		115.70589899460944		0.3894884739154992	1.4934323388607656e-06	4.2605909625747615e-07	1.5952271115193635e-09
284	PI	interior	1.4241395448885068	0.9207729891907734		116.18091458933081		0.3728670829167463	1.9243581497924225e-07	7.908435891260051e-07	2.5030734523603905e-07
285	PI	interior	1.7713801724182299	1.10877059286768		117.45998507412654		0.26507110931834915	7.639441410195691e-07	5.9126201873845376e-08	1.5076159821702105e-07
286	PI	interior	1.2536438237720864	0.832006656678637		119.0461558485092		0.4111366744280889	8.68306840340838e-07	1.0105356149293776e-06	2.0146242520721143e-07
287	PI	interior	1.144854757804517	0.9031650854663117		118.60771410014193		0.40158959336751693	1.8585357574643527e-06	3.198099025584992e-07	7.407476287755689e-07
288	PI	interior	1.6194181378425652	1.17244662550685		119.83675910699677		0.22409685080591044	2.597353157814404e-06	1.0377162608722092e-06	7.782273532425471e-08
289	PI	interior	1.4931477665896629	1.0335212259665316		116.12185228440295		0.3079601545372466	1.137486249489866e-06	2.869207507378836e-07	3.435629896991905e-07
290	PI	interior	1.9687548941212454	1.3264406741222		118.1587432339024		0.17235448791156122	1.6639855849664804e-06	5.425689770323381e-07	3.225612969278961e-08
291	PI	interior	1.7370317610869723	1.3208879601996417		114.57048967404471		0.20505678254688375	5.129872458989964e-07	6.501650257822419e-07	4.852472652451545e-07
292	PI	interior	1.7709558473767515	1.2610648766859258		115.05944720758245		0.2325982478637949	2.7053645961146504e-08	1.2124313368060855e-06	1.9683273960333165e-07
293	PI	interior	1.8513779875398981	1.3566945180534302		116.56836295312343		0.17142729141499377	1.009555765879255e-06	1.3463405171795772e-06	3.071860020864057e-07
294	PI	interior	1.977148015471402	1.4823373343045207		119.45194939787255		0.12529971161975054	1.0459896431650194e-06	1.733245227483315e-06	4.402755021548276e-07
295	PI	interior	1.267700852227121	0.8626994366853831		113.73567034136833		0.4430453144385415	1.59426129001514e-06	2.660636612484753e-07	1.3610733757877602e-07
296	PI	interior	1.346696649147039	0.8946679203755529		118.38874829444862		0.3854843766135891	9.962071081704519e-07	3.7405956519932317e-07	1.9956471780429884e-07
297	PI	interior	1.6933345897417085	0.9724771636275866		115.56354390116587		0.3412506329790588	6.278284222834377e-07	1.2546494081150493e-07	4.792468326409372e-08
298	PI	interior	1.2324008082175153	0.8914937565355882		118.80448305154201		0.3920624371751596	2.8525176157276312e-06	1.8169888376815657e-07	4.526003624351953e-08
299	PI	interior	1.0997241377957674	0.8350770502879616		114.56889401132635		0.4732375646109787	1.665264402713804e-06	1.2229661941335504e-06	1.670829451843071e-07
