## Supplementary material for "Assessing the nationwide impact of COVID-19 mitigation policies on the transmission rate of SARS-CoV-2 in Brazil": seiir_fits_boots_RJ.csv

	state	type	beta0	beta1	beta2	tcut0	tcut1	delta	e0	ia0	is0
0	RJ	estado	1.6208965621877467	0.6379454334319221		83.99388118346157		0.5541845908097114	2.065694660816768e-07	3.920144294297781e-07	2.14918698784843e-07
1	RJ	estado	1.5335005008461176	0.6639506148343576		87.80442949653991		0.512719666058663	2.676743075881688e-07	2.2249532782674056e-07	2.646011605067368e-07
2	RJ	estado	1.6414181919226427	0.8599657985346931		91.9453050492437		0.3300827779518562	5.206727838648948e-07	3.507373131465538e-07	4.040225760919535e-07
3	RJ	estado	1.9693345045380797	0.7348844345709314		84.55488399675731		0.44189376291768034	6.126010070713476e-08	1.324789479547501e-07	2.1852900033969257e-07
4	RJ	estado	1.8312876786592924	0.7646744415423733		85.44084114632956		0.41276441837880373	3.7189390770381356e-07	2.3032750705919988e-07	2.5705879683096884e-07
5	RJ	estado	1.9622489384118162	0.8225559609741107		85.08555064268907		0.3558899663527484	5.151590321692016e-07	4.2547981252156025e-07	2.627861276773512e-07
6	RJ	estado	1.4259643725888467	0.5540425438090069		85.72959328645601		0.676258118039448	2.5529304887019543e-07	1.695786671847809e-07	1.8230079338974564e-07
7	RJ	estado	1.9622982991480784	0.7369260680548992		83.425566948737		0.4400847690846609	3.089421382989091e-07	4.009611809182769e-07	1.411148881724763e-07
8	RJ	estado	1.5968063674022712	0.6122229248244988		82.43933749372708		0.5838897602461435	2.3726399320511755e-07	5.263080765349461e-07	2.743733859569894e-07
9	RJ	estado	1.7838376117555357	0.6682128038570387		81.28640743126569		0.5223836285858707	1.7107610937658046e-07	3.075655273613079e-07	3.619311861793623e-07
10	RJ	estado	1.7312020406624715	0.7756972970887992		87.43899355955195		0.39541201214078503	8.516297174363096e-09	5.402224698961707e-07	3.2958719497768954e-07
11	RJ	estado	1.9151398619867293	0.6758406528345222		85.23078158454001		0.5019765889524167	3.282266209091172e-07	1.1961636063124097e-07	6.631657457595639e-08
12	RJ	estado	1.9328319210440248	0.7154714170884675		82.07423781836707		0.46742468867460507	2.639424106999016e-07	2.8938893772026592e-08	3.620598156731898e-07
13	RJ	estado	1.7967113383955302	0.6968292094817762		83.2248901610702		0.48215553044274156	3.534750336789927e-07	2.0664376551949928e-07	2.903206801521562e-07
14	RJ	estado	1.3800432161374956	0.6602945631965393		87.53084040570151		0.5209458923443733	2.9023518366861195e-07	3.3467980387565795e-07	5.295120663013902e-07
15	RJ	estado	1.6720614643860068	0.7353153251644766		86.56892709092172		0.43641671640654306	4.436207824081205e-07	3.5311930448777863e-07	2.7964666267432024e-07
16	RJ	estado	1.8497792967715965	0.8378405531200788		86.78966297600601		0.3613940296893548	2.434323136859241e-07	3.5933005553212597e-07	2.631596464897654e-07
17	RJ	estado	1.6580724434284742	0.6797924725156979		84.33988559652086		0.4976710822477032	4.5208354939245103e-07	3.256080824852325e-07	2.8858331286409225e-07
18	RJ	estado	1.7214868073823917	0.6525157381475921		83.8188758060886		0.5203365353817133	4.493208638518161e-07	3.006961389240129e-07	2.2824907492446412e-07
19	RJ	estado	1.6040015798387597	0.6820447128211317		85.22457531078294		0.49195457288387656	4.102808119101674e-07	4.247710816040029e-07	2.924877086955595e-07
20	RJ	estado	1.374628087084034	0.5742941595226891		86.29452527737988		0.6407953841169157	3.313082337972488e-07	2.5639505153042843e-07	2.511019919020451e-07
21	RJ	estado	1.5663345562704327	0.6478671950949609		86.0559364703315		0.5343518447684573	2.2865263296994764e-07	3.08714896399667e-07	2.3124945670364924e-07
22	RJ	estado	1.7022341316845881	0.7443103132525603		85.63661394960923		0.42906187831091586	4.6596700970261247e-08	5.485531922664538e-07	3.583365061428227e-07
23	RJ	estado	1.846048964904192	0.7039784282461258		81.703991356845		0.468693310118964	2.44943409499107e-07	5.664678412566241e-07	3.3361717499871814e-07
24	RJ	estado	1.8830901050568891	0.6863222021607311		83.69722268829905		0.49080808090146116	3.0476286201227297e-07	9.119581087326557e-08	2.236944043915217e-07
25	RJ	estado	1.8752624807217617	0.6683602170845746		83.5003537377846		0.5159851383904225	3.551495221859798e-07	1.348085672751463e-07	1.3727992489936887e-07
26	RJ	estado	1.8381752563816933	0.914249172018224		87.32113078357108		0.3063288676817422	4.987489485897506e-07	3.347997168568148e-07	4.1961623558230974e-07
27	RJ	estado	1.9486429868518411	0.7935625176718902		80.57260673895466		0.4132642822441813	4.7154566964744644e-07	3.07126189550169e-07	3.7346077411355e-07
28	RJ	estado	1.4780797497712173	0.5823396259087599		84.61940505783141		0.6209945366647539	2.1426296594403794e-07	2.867220109862251e-07	3.048615450119171e-07
29	RJ	estado	1.9591125852097326	0.6181552288338454		82.4713409979198		0.574778741470668	3.492186775343801e-07	2.3666375482834408e-07	5.3607731063386284e-09
30	RJ	estado	1.8603043510534514	0.7462684100042685		84.26744084087717		0.4272576376944484	2.652601620832111e-07	1.8773254775740736e-07	3.3607101728475337e-07
31	RJ	estado	1.9594866655874144	0.745317232290962		85.0636685625037		0.42729442926925326	3.834906867490473e-07	3.704257624884145e-07	6.381735230588636e-08
32	RJ	estado	1.4883366732862324	0.7348489252757134		88.49383922370845		0.4310277013945537	3.663032288985452e-07	4.804736897068937e-07	5.544627885630046e-07
33	RJ	estado	1.7335532483865501	0.6925304410180707		84.6874724814428		0.4861207104826479	2.3505503141511075e-07	1.0787597635475271e-07	3.2232912679510687e-07
34	RJ	estado	1.5806970176410704	0.7422672520031521		89.30120609989227		0.42651099364719225	3.307205855690994e-07	4.3184661695281333e-07	2.753146058638705e-07
35	RJ	estado	1.912739494885064	0.6164875522482944		82.29459425830362		0.5889934523993052	2.3898065735815643e-07	2.7113015804218866e-07	1.1837473755246681e-08
36	RJ	estado	1.8416965491992772	0.78953568530775		85.26635276097704		0.3877382299028841	3.5209600244190014e-07	4.4039549064733985e-08	4.4227160137636203e-07
37	RJ	estado	1.9940741164016815	0.655526703724792		83.77591933744336		0.5205849618032535	5.666994340768368e-08	2.853435803037624e-07	7.029824935180814e-08
38	RJ	estado	1.7448923786018622	0.9053969162144929		92.5230663192937		0.2898933944819202	4.199002433258479e-07	2.794062945062369e-07	4.90134511875316e-07
39	RJ	estado	1.7606369747139237	0.7571766760710048		86.55114759428658		0.41377411552197035	3.2598923266445986e-07	2.3512916845273833e-07	3.07196583705707e-07
40	RJ	estado	1.7577379207233577	0.6850201426989952		83.78751202262062		0.49091992522116684	2.158712474213532e-07	1.8889018696296863e-07	3.29929934493969e-07
41	RJ	estado	1.7018515679833417	0.7531954428563725		85.49517022838943		0.4245174428659046	3.829286715169041e-07	5.600963959339074e-07	2.823712516178415e-07
42	RJ	estado	1.6338589558698273	0.668509693009294		85.12051705520462		0.5077687606132067	2.872246515848048e-07	3.3232172642165016e-07	2.7436003262456333e-07
43	RJ	estado	1.4304007501575093	0.6319776418401304		87.9543950484705		0.5510862165690197	2.6856489803055957e-07	3.015713615730364e-07	2.8621956206252387e-07
44	RJ	estado	1.927838931934676	0.8254873790596552		84.49681681239987		0.361031090443306	3.891084638152992e-07	3.0444067325429686e-07	3.727056915477984e-07
45	RJ	estado	1.620137584823385	0.6885968226215622		81.61168218878154		0.5087910923777014	3.704170358072632e-07	1.951916663009235e-07	5.745170806251739e-07
46	RJ	estado	1.7428602921893672	0.6426827522434557		81.01574857175052		0.5526170473776344	1.504622673492156e-07	5.602216707150888e-07	2.564666764393409e-07
47	RJ	estado	1.7871555967082258	0.7722807331761636		84.3802775307878		0.40773314469756833	2.4947457545032384e-07	3.94390783647715e-07	4.009446661094146e-07
48	RJ	estado	1.8121403631507622	0.680135659497298		84.59785118108665		0.49016976504350496	3.090172738683673e-07	1.5043712725428111e-07	2.1563875725645752e-07
49	RJ	estado	1.8060502909872165	0.7692102491944048		86.53660819142941		0.4133132998079714	2.3430328903411186e-07	3.810699547696846e-07	1.7625161218697882e-07
50	RJ	estado	1.7815493475253308	0.8740697536441467		88.28542731934161		0.32014096236867134	3.7991536047391756e-07	5.6130292765434836e-08	5.72264239056992e-07
51	RJ	estado	1.9150847230908514	0.8283174455048842		87.02177954724371		0.3561584675993694	4.907019872258208e-07	4.6258196715991023e-07	1.371310914621966e-07
52	RJ	estado	1.656236668890522	0.6015378855052628		83.72462573089379		0.5968192403724598	2.0131184163659479e-07	3.7103662859070295e-07	1.1635423591981779e-07
53	RJ	estado	1.712030358412258	0.6306372828672592		84.94205518628601		0.5524872539029497	1.4454785838836346e-07	1.335240993146967e-07	2.1691888881747923e-07
54	RJ	estado	1.2695948956638876	0.6479394439320864		91.29504366186464		0.5269322512121279	3.461680050726973e-07	2.8725869090947305e-07	5.283790433109609e-07
55	RJ	estado	1.953898439408751	0.7342581356753772		81.9266123405289		0.44454335401620415	2.3052097773082815e-07	2.0651184829745954e-07	3.5470507948865105e-07
56	RJ	estado	1.9471741576978934	0.7501625279321028		83.96759732368167		0.4287086068684428	1.6876297022904645e-07	1.8703360263708963e-07	2.624767712843204e-07
57	RJ	estado	1.8295889460357888	0.7697443798897287		86.42980151367139		0.4049524469789974	2.0967347198708515e-07	5.672895813341923e-07	1.5135659771041783e-07
58	RJ	estado	1.8411608275989058	0.6500289378176025		83.66057547453559		0.5303610611989503	2.714798784034667e-07	5.5316858847424044e-08	2.226936584187701e-07
59	RJ	estado	1.833631729735469	0.7539547591405299		84.3465478741105		0.425298576214936	2.926265910531033e-07	2.7646152783525375e-07	2.992233910921201e-07
60	RJ	estado	1.8885968785036877	0.7850316865662025		82.9462194069944		0.3997613432307588	2.146621505799966e-07	2.6621007043470577e-07	4.446992188829266e-07
61	RJ	estado	1.763601960387902	0.7553857544962519		86.37277884902988		0.41972556264089594	2.392368946904103e-07	2.8352401774990675e-07	2.8485584636569874e-07
62	RJ	estado	1.774293798416222	0.7137263878992427		84.22212772985264		0.45581931995160696	5.919809363128331e-08	3.7685488480130934e-07	3.5702335785094667e-07
63	RJ	estado	1.7789651314471444	0.7535744195757845		86.12547664195549		0.4155264358675032	1.898655613192934e-08	4.916660629202062e-07	2.973535032717737e-07
64	RJ	estado	1.7609433082139696	0.8908114320664194		90.34918992571397		0.3056431255494855	2.781680680451806e-07	1.9229666815938122e-07	5.383851018022186e-07
65	RJ	estado	1.8619788642862174	0.8246416490799152		86.24188069976564		0.3623560222109202	4.3111984395751577e-07	4.604433451895237e-08	3.8512745235360076e-07
66	RJ	estado	1.9096522703200265	0.8616396117369555		83.67901953292022		0.3401972771592752	7.877349900341796e-08	5.648587634424765e-07	5.295018961264575e-07
67	RJ	estado	1.8270198651836638	0.7250619725158496		83.3300344013201		0.44409729789065533	2.608211967993291e-07	5.534760128818638e-07	2.7190604222302435e-07
68	RJ	estado	1.787561926652344	0.7344626776867976		84.0934290396744		0.43844170609602584	1.3250716587528684e-07	3.624698993906596e-07	3.790408525383535e-07
69	RJ	estado	1.5072101431066993	0.7613447701576042		89.69303277323917		0.41278286738423625	4.7525101437601433e-07	2.2522351537268205e-07	5.066345469649813e-07
70	RJ	estado	1.6806897845008708	0.5780195544700183		81.5664120360753		0.6328601107259197	4.2920333774392134e-07	4.939553448855908e-08	3.210841217090288e-07
71	RJ	estado	1.599019856133885	0.6395445433887432		85.46943109603217		0.5481350205010252	9.149884607807472e-08	2.905619363714824e-07	2.392782387371336e-07
72	RJ	estado	1.5108904285354228	0.5963169295024034		84.17145691427008		0.6040140649090361	5.079326630246306e-09	2.735240123155903e-07	4.0293865315440597e-07
73	RJ	estado	1.7382006267323376	0.7010665931522243		85.92768329988328		0.4675090700700223	4.4804226195056084e-07	3.1384812857627755e-07	1.5620070975829374e-07
74	RJ	estado	1.3607295044207544	0.5924996636012242		86.33740139454807		0.6050330845089661	3.4957688241654656e-07	3.289652003653904e-07	3.83122886438645e-07
75	RJ	estado	1.5232150876865995	0.729575433866096		88.2106865575569		0.43900362502353396	3.6829496918052564e-07	4.717672957516522e-07	4.231963717563443e-07
76	RJ	estado	1.5849536185562467	0.8578019897529238		95.16088850907907		0.31974457784211396	2.656576315775544e-07	3.173658445731427e-07	5.210735077029259e-07
77	RJ	estado	1.8074869177240518	0.8720869381087274		88.60767488319259		0.3286107282198805	3.6996930244261715e-07	2.32587730258943e-07	3.695188358090771e-07
78	RJ	estado	1.8332928336056842	0.6909053928903022		85.05498038202306		0.47849982266245983	4.434401378723661e-07	9.484072591029725e-08	1.7939727175909844e-07
79	RJ	estado	1.7888214423720623	0.6585706288415734		82.79118887085653		0.5285551824573547	2.7836463880862064e-07	2.3055833616747217e-07	2.2525306508976803e-07
80	RJ	estado	1.8265666706989898	0.8448324428035524		86.7955363191514		0.3461454283582784	3.3818438776686753e-07	1.8861783567888048e-07	4.471233242954597e-07
81	RJ	estado	1.788648482586675	0.7278076439783525		83.4721471619511		0.44907168702423184	6.317680942579455e-08	1.960491706915879e-07	4.7444398350228694e-07
82	RJ	estado	1.826107464822943	0.6067059701347602		81.38205114035138		0.6071393576105515	5.337666675979559e-08	2.0460105604797598e-07	1.9623417757408072e-07
83	RJ	estado	1.3945737312334807	0.5949929506668988		85.89927561429496		0.6050363872327165	3.9871109340683844e-07	2.036279851445172e-07	3.624336069518911e-07
84	RJ	estado	1.8645818294295553	0.7328351638090917		83.11621755774516		0.4434532787290201	4.0202679266675185e-07	1.7019635384848898e-07	3.3798258824199766e-07
85	RJ	estado	1.9044025924273995	0.714961729686535		84.70838019073821		0.45578332945132516	3.663447781745019e-07	3.6328504601833693e-07	8.941880554776855e-08
86	RJ	estado	1.5117939009292343	0.7667822973547963		90.74788787955922		0.4015484062870605	3.412134428632373e-07	1.3419174010859706e-07	5.726425669088203e-07
87	RJ	estado	1.8912062670402456	0.730449028904581		83.91118143087515		0.4483663055438765	2.6949973064680833e-07	1.0597459153617792e-07	2.756930750961e-07
88	RJ	estado	1.8461479098715365	0.7030817432968367		83.38676494934691		0.4728537359344424	5.585454652228869e-07	4.0104144304124287e-07	1.1427460832300485e-07
89	RJ	estado	1.5392004669599626	0.6516189503632858		87.08889512037435		0.5300105850733672	2.569224706312117e-07	4.0777443095185034e-07	1.5358242106569227e-07
90	RJ	estado	1.8469920881140174	0.669228079268867		81.73369671336982		0.5215943350529479	1.778608212771786e-07	5.319130055263158e-07	1.2766818563218504e-07
91	RJ	estado	1.4959418817418055	0.5999460987136194		86.25935346558578		0.5967057671707459	3.368886694464633e-07	1.9247177072452667e-07	1.9782666688787213e-07
92	RJ	estado	1.933670685820812	0.8444173343584297		85.84073782942663		0.34686117074200584	3.4397698748043753e-07	3.991950901802112e-07	2.891364606472979e-07
93	RJ	estado	1.9718026135220676	0.8352129950961755		85.9283827090079		0.3529760509835254	2.83082487563299e-07	3.123275389872369e-07	2.6985058096628665e-07
94	RJ	estado	1.9531174573917534	0.6790777565897619		81.1451805313413		0.4955758543220353	1.9845829381310567e-07	3.6571885266131995e-07	2.7498034011546595e-07
95	RJ	estado	1.974112608363276	0.6671738441944717		80.15832058195748		0.5085360865170517	4.816815747951493e-07	1.9866262191029872e-07	3.245620920114419e-07
96	RJ	estado	1.6058526347513133	0.5505972911899922		84.21090253851312		0.6720130808729282	2.928050526179689e-07	2.3067315965002172e-07	5.343439522685875e-08
97	RJ	estado	1.626022359398343	0.7260769057012416		85.74001259686082		0.44678932071278515	1.3688440586163525e-07	3.822745522929935e-07	4.7241981773324976e-07
98	RJ	estado	1.7038256941008498	0.6083080878432744		82.99110178620438		0.5841034880169579	4.2403815414173916e-07	1.6411636256397942e-07	2.0876721685943128e-07
99	RJ	estado	1.6428235402746247	0.5798220037521973		81.42294150453756		0.6331932395677868	2.278712566575595e-07	3.3220132879869545e-07	2.783562365499794e-07
100	RJ	capital	1.5861784657994653	0.5764120226372051		81.03936752895811		0.641750449672577	3.5819607921180925e-07	6.369846744876694e-07	8.611604820626003e-07
101	RJ	capital	1.997400274028904	0.7397617259804997		82.7290305043331		0.42953973537289564	1.0831189788328607e-06	5.15111475930526e-08	6.467501011712148e-07
102	RJ	capital	1.581388878221824	0.5434910798039048		81.03150797106748		0.6810050805573498	1.0808602453906194e-06	1.0708874072414297e-07	9.261937257035094e-07
103	RJ	capital	1.412482025050986	0.5930955782248496		82.81756790780085		0.6046626142820257	1.0218706913375128e-06	6.853162811159678e-07	1.3185497157555832e-06
104	RJ	capital	1.960729511038248	0.6963970069180726		79.25430537560854		0.4792499193385819	1.723549105195526e-07	8.276272218976447e-07	1.2132966663248251e-06
105	RJ	capital	1.8576878180216767	0.6781732552881784		80.24572668279009		0.5088058277020955	5.658551469919571e-07	8.605114967236988e-07	7.20436332711734e-07
106	RJ	capital	1.8080225021879779	0.7048191395825422		81.38121774865022		0.4687263919970757	1.123084076557188e-06	5.30290423621613e-07	1.0146758632564117e-06
107	RJ	capital	1.4944029126920535	0.5717381371379966		80.51841495904475		0.6515481468443751	6.034358291548943e-07	1.1420113958131793e-06	9.115919316959233e-07
108	RJ	capital	1.8709916990904918	0.8208405898700589		83.92615937653612		0.36146322122270025	6.951655802022907e-07	7.646495700916702e-07	1.0619339805326238e-06
109	RJ	capital	1.5728919607186511	0.7065789636579384		84.21082274076555		0.47085015729145463	5.069009607369779e-07	5.955091938541735e-07	1.2457006124689283e-06
110	RJ	capital	1.8995236684257408	0.5936660904660408		82.43380318757433		0.6178809529072111	3.606570453837641e-07	4.992198677472609e-07	7.150534177846204e-08
111	RJ	capital	1.987515807368914	0.9371564103808004		83.19499851788756		0.2999564492385065	3.688331219084017e-07	9.081133861001295e-07	1.1003629030119138e-06
112	RJ	capital	1.958653858149274	0.8089849959827239		82.29930834964419		0.3733024743533039	1.2629721940977827e-06	8.296816716509362e-07	8.509334154096075e-07
113	RJ	capital	1.8669763893151965	0.7050633314186392		83.71165371720133		0.4675905843322567	9.217050067451581e-07	3.755383297392814e-07	4.4150074156757096e-07
114	RJ	capital	1.7757541472126654	0.7030824792267663		80.30081816357422		0.47684284367140206	8.402041580727757e-07	8.060990841049869e-07	1.2655674588269876e-06
115	RJ	capital	1.9813894523762272	0.9270747126606309		85.0455069984608		0.28591263998757027	6.270560626127163e-07	6.730940189842016e-07	1.2471613104835306e-06
116	RJ	capital	1.9196724342767184	0.8217322446725738		83.53027028856653		0.3657354366538626	9.79872501527014e-07	3.2208119982082627e-07	8.908854390595952e-07
117	RJ	capital	1.866373762655679	0.8935257457651382		82.4590267466238		0.31607530739067474	1.4452037313563229e-06	1.4700460724943815e-06	1.413023419694054e-06
118	RJ	capital	1.6932743211526744	0.8489042205328396		85.4397404440942		0.34136987844443767	8.482138474095062e-07	1.1464691011332287e-06	1.5066126078310865e-06
119	RJ	capital	1.644615602696748	0.6950075642351363		83.34319088069361		0.4753315747540808	5.502030732081112e-07	5.066346756952441e-07	1.2763949742490327e-06
120	RJ	capital	1.6223520804016296	0.8276023117360998		87.42763732238606		0.35423918102843527	1.5080368335395545e-07	1.4715734283314256e-06	1.3603679530295316e-06
121	RJ	capital	1.6747995902701125	0.6423357441518486		82.7156553687182		0.5420123936114966	8.080828479740369e-07	5.594542692848034e-07	6.972476159928358e-07
122	RJ	capital	1.9055499419606705	0.7339743853417056		82.52379047138155		0.44542172736380303	6.404219128091225e-07	7.238186723480013e-07	5.601357405724923e-07
123	RJ	capital	1.597220873505067	0.7705992017693419		86.50064578058875		0.39870798198285534	8.440038542659987e-07	6.506979904073797e-07	1.3171521742949483e-06
124	RJ	capital	1.8471267640074307	0.6573216762294745		82.63443129285491		0.5240133100728488	7.118498833201845e-07	1.5125134057055933e-07	5.544535074727084e-07
125	RJ	capital	1.8710818436226877	0.6287340257767103		83.52848376464102		0.5516925215921198	2.4031733022995147e-07	3.919819345207946e-07	3.315819238756854e-07
126	RJ	capital	1.759727996409898	0.8177893736922024		86.41170297342026		0.35938510136077284	3.069575303631472e-07	3.0259774712778874e-07	1.2501793229332707e-06
127	RJ	capital	1.7754267497957543	0.6048059200358209		83.0873646077649		0.5895533109925477	8.915994842818679e-07	5.973039597015367e-07	8.509933893242093e-08
128	RJ	capital	1.8470263884471443	0.5651583663894275		78.66065277724374		0.6526755659618471	5.471613581531032e-07	5.597533175283208e-07	7.940943012733665e-07
129	RJ	capital	1.785417388881437	0.624798943562759		79.8170512009074		0.5658423917991886	6.582529097131284e-07	8.592643727913544e-07	8.450612877849803e-07
130	RJ	capital	1.9066292860447798	0.847265870557389		84.8525018736493		0.34805674089547933	6.81322379815478e-07	3.0706492938300404e-07	9.181970757829991e-07
131	RJ	capital	1.9729830439579077	0.6967144407185177		82.98845955323867		0.47076193471799654	4.4396247892964307e-07	3.542411446895621e-07	5.259882059940128e-07
132	RJ	capital	1.4605269152385543	0.7655140680354944		88.78393653206514		0.402786373235403	9.747072989883892e-07	1.072352842193008e-06	1.4084682064682305e-06
133	RJ	capital	1.7333237068951302	0.7165593106688655		82.19038685426885		0.4591465011803966	2.3118535421383768e-07	3.73977582779303e-07	1.3875980496766729e-06
134	RJ	capital	1.940521990643153	0.9591465499969509		86.52639902346131		0.2690222451575824	9.797497306458684e-07	7.576327154280076e-07	1.1477027627547463e-06
135	RJ	capital	1.7814160263953656	0.6893054896248295		80.12888533635754		0.49048842005660326	8.453374437740047e-07	8.789545817522266e-07	1.1816051571222665e-06
136	RJ	capital	1.8995591182616798	0.7811571542743635		83.18840674485286		0.3929727058962842	1.1221729639233056e-06	1.200749363052893e-06	6.114560162180918e-07
137	RJ	capital	1.779370775959949	0.8769580998747543		85.10097152641775		0.3250415294611098	9.103446621288124e-07	3.664242622907499e-07	1.4854799381647668e-06
138	RJ	capital	1.6659321557452182	0.6189251311127506		81.6555648412069		0.5692116865999659	8.740543210478543e-07	1.3367535585265885e-06	4.307487726704224e-07
139	RJ	capital	1.7346210083546996	0.8180738290325099		87.19042202916025		0.36364698368445025	9.140143578137402e-07	1.1616195960885825e-06	6.792413246946643e-07
140	RJ	capital	1.6148064632468917	0.7146358736664148		84.35349790969312		0.4569745043060745	3.3498835347380727e-07	5.754167396114774e-07	1.2820732351593868e-06
141	RJ	capital	1.9188291440676415	0.9041124440840369		83.54332605401939		0.30740834589381333	5.996301116228793e-07	7.686928305853337e-07	1.4448480934045273e-06
142	RJ	capital	1.5229476918748606	0.5569646033794587		81.34795688048068		0.6731499572702386	7.278896742192967e-07	4.3068762060349334e-08	1.088949372617434e-06
143	RJ	capital	1.7542173002080248	0.66514225745035		81.75237007557809		0.505835859522475	9.586640746187427e-07	8.51908272858515e-07	8.173764496252755e-07
144	RJ	capital	1.8132287500832454	0.6635533943803034		80.84580633448617		0.521792835524342	1.0644041529162615e-06	9.693845461481696e-07	4.6778661328528475e-07
145	RJ	capital	1.9419091481631718	0.6456758028300815		81.95626621487683		0.5385446580857407	9.739285517203622e-07	5.764434982596432e-07	1.5016519369133718e-07
146	RJ	capital	1.8615355757987333	0.6965694729163119		83.10424337817648		0.47832693402910087	6.932406469277509e-07	8.049656911295486e-07	3.65346967069258e-07
147	RJ	capital	1.574539635106039	0.7492888539067983		86.08085632814024		0.42188194736099066	9.114142907430308e-07	1.5052445160655673e-06	8.852717866496775e-07
148	RJ	capital	1.6595894281576282	0.7492855351274079		85.4661540758997		0.4161845977777491	5.1518077993869e-07	6.759643707074055e-07	1.186874462228784e-06
149	RJ	capital	1.728163946098793	0.7854416061106311		84.4751972962176		0.38929270755963374	3.6947988213995345e-07	3.1388580660383543e-07	1.4845602238941716e-06
150	RJ	capital	1.5584178128906174	0.7402363738250588		85.81321993811672		0.4319720738782689	7.831575053851322e-07	1.0012238238436765e-06	1.15559553693963e-06
151	RJ	capital	1.967741408317957	0.8474434599810429		83.54152603122876		0.34202846079669286	3.7814507991450333e-07	5.522166010760205e-07	1.1193821822193671e-06
152	RJ	capital	1.8316097063955261	0.7211876385210126		82.31347391366086		0.4557450234776826	8.464017666731213e-07	6.245580434862648e-07	7.613180421451833e-07
153	RJ	capital	1.7241244155632613	0.9367041398704957		91.7508675001265		0.27454106536429673	6.543593945793501e-07	2.7085168111395704e-07	1.374330271472181e-06
154	RJ	capital	1.9905017378344505	0.6762257581733093		80.85290592479546		0.5089517010244199	6.724072354668536e-07	9.9019787609702e-07	2.1791419191898838e-07
155	RJ	capital	1.8954287962345284	0.8078066827458554		83.45746547886488		0.3735476737912025	8.761980319572621e-07	1.1937099953527063e-06	7.734380819068486e-07
156	RJ	capital	1.7030035024146624	0.6300912730555653		81.46901786723969		0.555052509756459	1.0208199680504673e-06	4.7442224540526643e-07	8.443244733043784e-07
157	RJ	capital	1.830292228987069	0.6530497635017182		81.3785757300008		0.5202583676729496	6.500749928014134e-07	6.56998663018136e-07	7.757702846669382e-07
158	RJ	capital	1.9634347191262638	0.7155677897505941		82.15611281510229		0.45917632956584353	1.1400359507290161e-06	1.7900445139074652e-07	5.816824317327188e-07
159	RJ	capital	1.314205968179668	0.5515730912436067		82.26458635094217		0.6792253426064636	7.271394847128146e-07	9.365165145841519e-07	1.343949724924309e-06
160	RJ	capital	1.925275500343067	0.6415816500864185		82.43989169678518		0.5332959563536708	1.2973671723446496e-07	1.8928912564374385e-07	6.211499745227687e-07
161	RJ	capital	1.9536056376195603	0.6780847542735209		82.36249230246848		0.4991916238403009	2.751885708539898e-07	4.7119091835184734e-07	4.844048035238372e-07
162	RJ	capital	1.8085496340079152	0.8711227537776987		87.31562855130035		0.32327231047528404	9.783873162701215e-07	8.310855616712702e-07	9.04641091601443e-07
163	RJ	capital	1.8009243472648682	0.7785591896462984		84.53746329533911		0.3918634081016777	1.0015631981032395e-06	1.3232333876896872e-06	6.530932547792397e-07
164	RJ	capital	1.3897771428632772	0.6758037388525528		86.63178370913239		0.4941280502023699	1.2957281929600465e-06	1.1321675268826866e-06	1.1173253663213279e-06
165	RJ	capital	1.9799934858890509	0.7427284905295743		83.41663744427576		0.43375182389924566	7.375586327162689e-07	1.2500886337313912e-06	1.010670408020005e-07
166	RJ	capital	1.8710543378111157	0.7806656234020211		85.22035761059367		0.3908457243001635	5.37433511185777e-07	1.0200974356779193e-06	5.387392330758267e-07
167	RJ	capital	1.9090787126539899	0.8094646619505015		83.88107890934604		0.37271224873462905	4.116272480896569e-07	7.285076529081974e-07	8.951072846674312e-07
168	RJ	capital	1.8836813473535905	0.8493428527244669		84.66601713465128		0.33816926848759044	1.0923396969744607e-06	1.4238419493856669e-06	7.802281036942773e-07
169	RJ	capital	1.7333518442429112	0.7684046406996794		84.92641098712163		0.40394337146258164	8.662342291953868e-07	9.971270363136791e-07	8.288224824565179e-07
170	RJ	capital	1.9257932765269135	0.8657663881168092		84.74368885727382		0.3291451512350021	7.866961748954729e-07	5.579408611481906e-07	1.000566381056997e-06
171	RJ	capital	1.6990401481875477	0.8583266610475215		86.68982209921501		0.3338918632396246	3.340119164647616e-07	1.1271609280338078e-06	1.4164608558692459e-06
172	RJ	capital	1.9154697900482291	0.6446994079611064		78.56775197067388		0.5472380623267924	5.160385228088581e-07	1.0928064965526613e-06	7.461299304065997e-07
173	RJ	capital	1.317827752012458	0.6220317945957512		86.75180867327377		0.5563881745272738	7.00237982955205e-07	9.352272378627252e-07	1.30763388657211e-06
174	RJ	capital	1.979342421777361	0.6222710319792276		77.70297754424986		0.5619558984242269	9.421647165315373e-07	1.2622212289470801e-06	8.565687127815899e-07
175	RJ	capital	1.494849934601286	0.7383196516832655		86.50591868164254		0.43145817410841525	9.545980301581658e-07	1.1539538891135998e-06	1.2743566403555496e-06
176	RJ	capital	1.7073218492724729	0.7115498274214277		83.53593679041178		0.4636282846365124	1.1675782003432095e-06	8.27468976512284e-07	6.794941264057501e-07
177	RJ	capital	1.9284492540210003	0.7115011190141345		81.86104205949927		0.4630439738592608	6.369468000346746e-07	8.286277715522419e-07	5.20653022814356e-07
178	RJ	capital	1.4994674861278965	0.5699157980993341		82.2674940731586		0.6437690865071163	8.008977873545497e-07	1.042333184053412e-06	5.442911680279586e-07
179	RJ	capital	1.791750272160942	0.7575019150477221		82.96840070765246		0.4125308648301445	9.214903024366493e-07	4.2486169297332186e-07	1.2352392201387876e-06
180	RJ	capital	1.6266023143696484	0.6243189374985005		84.1055244957395		0.5683611389063807	1.0768950097026001e-07	6.500687491108649e-07	5.32876904428341e-07
181	RJ	capital	1.913589391777393	0.650121398209363		81.92487480294817		0.530966177582714	7.853132313457159e-07	1.6080890749181827e-07	5.149210385161085e-07
182	RJ	capital	1.9236273170186586	0.9084471531227228		83.12825542435772		0.30518079665656384	9.87150265306531e-07	1.0351812062617633e-06	1.3807726010634568e-06
183	RJ	capital	1.6645101957275676	0.6159368552376291		83.74535649489329		0.5735125301774667	2.2706089737202602e-08	6.228888587830671e-07	5.646093005240776e-07
184	RJ	capital	1.8495830603450343	0.647508675240651		79.93775436824683		0.5380713956437861	1.1864754748196096e-06	1.5043790268069487e-06	3.19235754108734e-07
185	RJ	capital	1.369020409207432	0.569266549800021		84.05548117818557		0.650629448715729	8.766174280281257e-07	7.152511422183288e-07	7.291188674964183e-07
186	RJ	capital	1.583225319548947	0.6371548257426163		80.77094675745182		0.5573166579337887	9.58073367568835e-07	1.4189278379394704e-06	8.563955342405125e-07
187	RJ	capital	1.703565451953025	0.8896339569979587		88.90573073285002		0.3161197893089812	1.4844971900843851e-06	4.834271954171958e-07	9.948821236984052e-07
188	RJ	capital	1.7436404062924638	0.5725144277521494		81.08753289653409		0.6491625695759453	1.2437147961787188e-07	8.992661807290058e-07	2.7654644663869646e-07
189	RJ	capital	1.83010010444191	0.8569036603059706		85.89838951437004		0.33052861084444746	6.180991024282866e-07	1.3743148350798496e-06	9.449869422046264e-07
190	RJ	capital	1.535162350183403	0.6066171479580258		83.73274463111343		0.572449388517488	9.706562926121796e-07	6.576522076586798e-07	8.565392363690459e-07
191	RJ	capital	1.4411196928597632	0.6788913145686761		86.15505563112333		0.49025533519641395	1.2726334293529505e-06	1.132011078492116e-06	9.896102534523756e-07
192	RJ	capital	1.960997653675126	0.7349874262193994		81.95364972135361		0.43560477646630247	7.359676821753017e-07	6.043843115328786e-07	7.224807426174177e-07
193	RJ	capital	1.6882682524069887	0.5789236625170879		79.39688616750247		0.6276216068583069	3.5844395718926504e-07	9.86783535315719e-07	1.0463277070223944e-06
194	RJ	capital	1.6831224121785169	0.5452885645197156		82.36823972663413		0.6721277758578965	8.379567530640389e-07	5.230178245335491e-07	2.311281252866195e-07
195	RJ	capital	1.4770278576455564	0.75298178192442		87.30139404385535		0.4147101371630539	1.27579940033043e-06	1.0713291947845313e-06	1.378158222620824e-06
196	RJ	capital	1.5171715114508268	0.5969610550520335		82.16841546813647		0.6229990772692652	4.148351010282481e-07	5.29697279860547e-07	7.91131854308827e-07
197	RJ	capital	1.4736472005023717	0.6301412200695617		82.71942130406903		0.5584326358125382	1.0775864583541318e-06	1.949267966847174e-07	1.516667396595497e-06
198	RJ	capital	1.831987344278781	0.6875133695972442		82.8274818880113		0.4860613776275245	7.809594811941655e-07	7.081571225091434e-07	4.87079125735616e-07
199	RJ	capital	1.8381390440120349	0.7091640565517504		83.1925157669594		0.4612707109167701	2.5936759959986603e-07	6.966971901422881e-07	7.083652633926239e-07
200	RJ	interior	1.0998642793584346	0.029287822283028175		138.14378679580147		0.3260292052740725	6.224213624530889e-07	3.8562882724779417e-07	6.649182992914462e-07
201	RJ	interior	1.5572268300592258	0.8678073877639108		99.41785238167364		0.3140307757270613	1.2278381788988635e-07	3.478600926878027e-07	2.0451485516202896e-07
202	RJ	interior	1.7457140343254074	0.3588343703908771		138.83921562236748		0.08617736525414976	4.832994770327381e-07	3.8679219157601045e-07	7.496844057616281e-07
203	RJ	interior	1.970765685957125	0.06303727526413394		136.75986489797805		0.049064274068560176	6.149374236716652e-07	4.7063261121321325e-07	6.920366693958491e-07
204	RJ	interior	1.1397455434569472	0.6526240159602777		97.07035092188083		0.5144980599136236	5.367920040901649e-08	2.0922563402804539e-07	5.094262784438794e-07
205	RJ	interior	1.4272835803321333	0.008751838668219047		138.7693722489499		0.17357845889405188	4.292403450616745e-07	7.503601251739202e-07	9.086100377743289e-07
206	RJ	interior	1.2539828447105061	0.7139832489138062		99.51375234739139		0.443049607460178	4.5709046803190167e-07	5.886426716244816e-07	7.11922753339746e-08
207	RJ	interior	1.448113327632951	0.18121127056082392		138.2214728046559		0.16966326882070626	9.225906465888194e-08	8.156120094916354e-07	8.435093007324073e-07
208	RJ	interior	1.2823328344360323	0.04393551624429959		137.02957092147926		0.23247138816264198	5.158833451945238e-07	7.096950210289436e-07	8.776360176998392e-07
209	RJ	interior	1.2965701768781788	0.73485538428594		99.80108260712012		0.4170734293989376	4.638718845180054e-07	1.151756488788124e-07	2.637539789947244e-07
210	RJ	interior	1.6724259043808325	0.010294309765868537		138.3922544136112		0.111148917713767	3.792664187921201e-07	7.558020288771658e-07	6.266997868563516e-07
211	RJ	interior	1.781052304665326	0.315920514033146		139.06752606516994		0.07566500200005861	6.893952027409487e-07	3.026889920564872e-07	8.45266072925429e-07
212	RJ	interior	1.5755752858519338	0.009047960111151054		137.886997131462		0.135360390928965	4.580789808267626e-07	3.6882343591421935e-07	6.029064236793174e-07
213	RJ	interior	0.9417973848893293	0.09097134708991939		136.81611870931064		0.4279696390210576	3.2149780980415345e-07	5.874361144629038e-07	9.083942421347386e-07
214	RJ	interior	1.7527182998008082	0.12808647383664645		137.8993711209589		0.08568201377627363	2.7031457018724537e-07	3.2422387387364275e-07	8.949139712026739e-07
215	RJ	interior	1.4954451143056178	0.07790002638161332		137.94594531689393		0.15151818542339854	7.632900721784188e-07	3.10245455068253e-07	8.922244768599397e-07
216	RJ	interior	1.854172493862061	0.11791274147796471		138.3576209196742		0.06549202185948211	5.806974193876896e-07	1.0843151732655393e-07	6.984337100099696e-07
217	RJ	interior	1.4683268902392206	0.10399728913700956		138.32658922825718		0.1577384773608348	8.120541610246757e-07	5.196966524462747e-07	8.447957855805223e-07
218	RJ	interior	1.4000341530953724	0.0965396440900772		136.78593744535024		0.18395333763575422	5.650664540455551e-07	5.716222124429451e-07	8.530582243871119e-07
219	RJ	interior	1.6829673759261459	0.013938696958233798		139.04162516418128		0.10720676094244308	5.732588275589751e-07	6.48211815606259e-07	6.194913047136767e-07
220	RJ	interior	1.0198439651355444	0.025100426012925902		138.22955242125434		0.35777357313722863	8.463151756388683e-07	7.002387601102307e-07	8.849223677363732e-07
221	RJ	interior	1.0787704290125266	0.6495481151830795		101.12365661874061		0.5085834710897165	6.722376578468655e-08	5.657898538302875e-07	4.2976147247088255e-07
222	RJ	interior	1.6499927592600385	0.014531350808390853		139.04951312394576		0.10363928689902649	9.09256234414473e-07	5.125729205285824e-07	8.177814105730233e-07
223	RJ	interior	1.0811546483173957	0.5847801832502354		96.05753313836206		0.6039117573990371	2.4676202367278466e-07	5.949085791711012e-07	1.0869758617953567e-07
224	RJ	interior	1.2319777098122144	0.02413391862891512		137.30224394207056		0.2597341225312494	4.217709244012508e-07	3.306763561236701e-07	7.974200600037493e-07
225	RJ	interior	1.1723112657672683	0.029091237856626373		139.37188629082323		0.27925037751088366	7.256103606897845e-07	6.202114637034226e-07	6.753477232278503e-07
226	RJ	interior	1.7157818471120752	0.021619925385685468		138.1453017813965		0.10122033658530413	2.9862715707693646e-07	5.814194559054706e-08	7.168138020855187e-07
227	RJ	interior	1.2064729155949205	0.008277516954432351		136.66607274707331		0.27921002883517987	4.2599410803495063e-07	8.375137013952468e-07	5.967360814230699e-07
228	RJ	interior	1.448408381488139	0.754956070514563		97.37560077083509		0.3990712426037816	4.0633301324522815e-07	3.7226861209777564e-07	5.371979408939006e-08
229	RJ	interior	1.2411818665786314	0.05034071751030744		138.72520831738203		0.23610163783033486	2.3524029113212214e-07	7.335634365577757e-07	8.11229128370367e-07
230	RJ	interior	1.7733773085653315	0.4849238472567292		139.01997876376902		0.0770157380492625	2.922586383774342e-07	5.538393110382884e-07	9.123587148094423e-07
231	RJ	interior	1.3985880787314309	0.06965432521241932		137.0665078865858		0.18316218078074947	8.164218683017526e-07	8.764587449498685e-07	7.576465199162947e-07
232	RJ	interior	1.8656862769507911	0.03587964654318648		137.50410574897933		0.06384830766350974	5.300597446889021e-07	5.66328121326764e-07	8.944845174845913e-07
233	RJ	interior	1.179168389970102	0.602074107209034		96.03870019017326		0.5705416206424192	2.852846724451839e-07	1.8104528901721807e-07	1.8975446300295917e-07
234	RJ	interior	1.9535391797812527	0.22325024368325902		137.39135518829647		0.044104936526672134	1.8134846881460855e-07	8.327989074813805e-07	9.007736809464974e-07
235	RJ	interior	1.2290754471476308	0.029456211145392874		138.08932021401756		0.2495721566808399	7.984038622343374e-07	2.6583945086565065e-07	8.73522088491611e-07
236	RJ	interior	1.1191608622395972	0.01113947000226001		136.53258079698435		0.3126484034748874	2.995694925783305e-08	7.285564012528843e-07	9.022606884951482e-07
237	RJ	interior	1.8768975905216496	0.15309559760623337		138.28715883897917		0.061736827703135766	8.98677146709203e-07	2.7607120513799537e-07	8.088052224531739e-07
238	RJ	interior	1.4823316959397645	0.9643452844988943		102.50800862874131		0.25065847350900483	4.5867308012058914e-07	4.1393087613102636e-07	5.793746962058037e-07
239	RJ	interior	1.121539272817079	0.02483095244875977		138.15728624409616		0.3050247721330006	3.484978269043329e-07	6.148951871259431e-07	8.13591104006874e-07
240	RJ	interior	1.105908249667791	0.628947173944667		99.60114392173519		0.535243707861063	8.924016822468041e-08	3.1420558853599116e-07	3.5142844603796216e-07
241	RJ	interior	1.4421141445200103	0.5153098475073208		138.24480955470833		0.16433523894967103	8.555091454252675e-07	5.230443557497498e-07	7.968705651397845e-07
242	RJ	interior	1.0482556335653654	0.0007908473256748039		138.58214629313846		0.34857724453879263	3.4736615294489674e-07	1.5582153441914036e-07	8.156503892923313e-07
243	RJ	interior	1.8296908048443676	0.21159684433698106		137.88608054636515		0.06541755981634204	8.078315353619659e-07	6.480046146734817e-07	8.974268811639842e-07
244	RJ	interior	1.1312332400046923	0.07795521408301842		138.16429431824074		0.2970205765635314	5.526144216301454e-07	6.97860491985805e-07	8.826176958044882e-07
245	RJ	interior	1.6975747186866754	0.19006513251026222		138.75793533027345		0.08870043644138377	8.165067064350409e-07	3.074543923755444e-07	9.147197736160472e-07
246	RJ	interior	1.3801198826290286	0.04020831245747747		139.32165665508933		0.19196765364472618	2.459499874742361e-07	3.658003130242435e-07	8.27995188606108e-07
247	RJ	interior	1.8094899943518452	0.07232240286277081		139.0661746141304		0.07461306051856526	3.663193449428377e-07	3.3140430811623894e-07	7.781514721488729e-07
248	RJ	interior	1.0147394302264483	0.01458498670444297		138.26553587025242		0.3694601585007714	4.2617724886889084e-07	6.316716162870044e-07	8.781058940830525e-07
249	RJ	interior	1.8671579971527743	0.9382250908194606		96.97060502478963		0.26573413115180194	2.6094175376026153e-07	1.3340384031817059e-07	1.1496044842767606e-07
250	RJ	interior	1.2042831207914044	0.007786025982537748		138.0085515250467		0.2585847684876423	2.3031799550817566e-07	3.261665631156435e-07	9.087430301926792e-07
251	RJ	interior	1.6397953929941207	0.7895265198353634		138.28577885497356		0.10381490515742443	9.04741485605119e-07	5.843122600067687e-07	9.125697573587574e-07
252	RJ	interior	1.0416948363509049	0.04058096598044947		138.84724571346243		0.34063939662129267	6.009734692346305e-07	6.334340676881493e-07	8.822076927446711e-07
253	RJ	interior	1.3403952186789692	0.7644516184569162		99.88712012620708		0.3917516072688539	2.4981262906133116e-07	5.028460138850465e-07	1.9004660362418416e-07
254	RJ	interior	1.7154520318964135	0.10520494648565748		138.5986465183632		0.10381543933214923	9.065437917595829e-07	1.945777134889476e-07	5.212443147924353e-07
255	RJ	interior	1.3443185989635114	0.036861352933139635		137.18392368679176		0.20755931128955682	5.444415516603292e-07	7.901831899636691e-07	7.6287006768938e-07
256	RJ	interior	1.4941512320661203	0.9064730277427754		101.71391063905381		0.2801718908136493	2.674901185973004e-07	4.7549100816662497e-07	3.9941934272526027e-07
257	RJ	interior	1.6747918163030702	0.12915265946308407		137.8723569290496		0.10971063972743106	7.296454046458776e-07	7.356617932338818e-07	7.901726274098313e-07
258	RJ	interior	1.2264423240230542	0.6994050850942486		96.39992443880658		0.46263082190650145	2.535732170340617e-07	1.1918210517584081e-07	4.566785000588646e-07
259	RJ	interior	1.6821479242985977	0.6108938988055265		138.10759334903557		0.09344330913341521	5.222255879413824e-07	4.3893431796853995e-07	8.890504145732942e-07
260	RJ	interior	1.947496281113129	0.9819398382249743		91.80953167047609		0.26265224712634516	1.3726454488002898e-08	6.104824729517197e-07	9.639865447732173e-08
261	RJ	interior	1.9008263708949906	0.8524821136988212		138.8790512760472		0.05116038464459849	4.789930707471045e-07	8.492848953689062e-07	9.217367467275152e-07
262	RJ	interior	1.9565782335810495	0.9875371026151358		138.58612437117117		0.04032968062463813	3.094142156497875e-07	5.05535208110789e-07	9.132773002902236e-07
263	RJ	interior	1.1208404771401166	0.6890533212765061		100.90337286474572		0.46273027436021313	2.1923153209421863e-07	5.263740736227016e-07	4.983809168276534e-07
264	RJ	interior	1.7418119716685903	0.9817971225031794		98.13899504072516		0.24385312072287885	5.315813388573137e-07	4.327647237027844e-07	1.584765857774346e-07
265	RJ	interior	1.136784575726195	0.006333068453085122		138.30139104221888		0.29311172756735265	7.666994447225618e-07	4.477869178791329e-07	9.250915365977749e-07
266	RJ	interior	1.582609103168867	0.11185338715146687		138.12138819582015		0.13090239691260874	6.897821805004926e-07	3.078035464016019e-07	8.714256782506997e-07
267	RJ	interior	1.2216092035453177	0.04435088339783588		138.76945805097174		0.2563246517966563	3.6766200258153683e-07	6.302737414166213e-07	8.606805448264229e-07
268	RJ	interior	1.7170243104504506	0.9533296829376948		99.15791433115345		0.26413839020568924	3.647818636391611e-07	4.894223877915402e-07	8.122219014749854e-08
269	RJ	interior	1.1345255206123483	0.0017566974222988918		139.12180141577605		0.29775635416795154	7.21685372867383e-07	7.45393913047559e-07	7.245482950838565e-07
270	RJ	interior	1.3445971865915034	0.7503229196482648		96.48792684604685		0.4086383651226512	5.179615364067863e-07	2.457441399448496e-07	2.5106038355988686e-07
271	RJ	interior	1.124150741825221	0.11279734533717833		138.6799037036359		0.29808366739657133	7.600593529310199e-07	4.986445958381159e-07	8.890674024024744e-07
272	RJ	interior	0.9915115190788376	0.01589943858712517		138.81865505712562		0.37956228796528674	7.261563445632077e-07	5.469510748285867e-07	8.50353173668882e-07
273	RJ	interior	1.3605867642442653	0.7301600235912077		97.60479477672858		0.42735437576044716	6.006184751182442e-07	3.619218670724983e-07	1.7308906399261304e-08
274	RJ	interior	1.0873884039460622	0.6110424706681244		101.9381025857711		0.5500266668504938	4.947943371898999e-08	2.0927088102874797e-07	3.24893430429603e-07
275	RJ	interior	1.7084501489559145	0.2776433164338698		136.48724754803283		0.1006581698109176	2.7322949899379977e-07	3.8422031655504223e-07	8.81998307124976e-07
276	RJ	interior	1.8457853464485048	0.3939431108826187		139.05849451915736		0.06491999320371382	6.294931762313702e-07	6.91404711916213e-07	7.789352142034587e-07
277	RJ	interior	1.4702273074361059	0.02936767025451914		138.6386845852395		0.17238649293591063	1.6052501167186916e-07	3.2620236636125675e-07	6.46978605405436e-07
278	RJ	interior	1.613532763499099	0.3456101828400444		137.77352607196818		0.11427014398072695	7.506758635156512e-07	5.288440599979023e-07	9.194055971874743e-07
279	RJ	interior	1.5704452618916445	0.057694815186875636		138.6003456158033		0.12704938584380754	8.420610755284027e-07	1.0009773183147351e-07	9.122800501973962e-07
280	RJ	interior	1.1954687643271302	0.14332135901481516		137.64180982545503		0.26203433135095155	8.595833680617141e-07	5.279886653831507e-07	8.996171450488551e-07
281	RJ	interior	1.5798470386288201	0.03334637449883293		138.35035030368076		0.12350687734856458	4.996816931972758e-07	7.96487131792002e-07	8.161336039505354e-07
282	RJ	interior	1.880423375750463	1.1231116138843233		98.49012245675826		0.17908666059271522	3.192056523338317e-07	1.9816417973739495e-08	4.056597651489847e-07
283	RJ	interior	1.0590755595358035	0.024216523625279374		138.37020792673275		0.34131585650326574	4.938406718188463e-07	6.290234400472102e-07	7.67711974633864e-07
284	RJ	interior	0.9052080784180251	0.020266387015537957		138.33884700242092		0.4515967071723528	5.24502863114133e-07	6.173373367524337e-07	8.494332832480745e-07
285	RJ	interior	1.0457201766431634	0.020932720004625205		136.63821578219876		0.3586513277281293	3.0508657995052493e-07	7.465392882354725e-07	7.723556932076637e-07
286	RJ	interior	1.2479913510392295	0.0656393116948053		138.62894824879925		0.24143961311348222	3.2775918899695676e-07	6.624114610352702e-07	8.474195289443818e-07
287	RJ	interior	1.5569938934972496	0.22556300542733052		138.17644339278127		0.1326169197495196	8.384850670254966e-07	1.197365699226987e-07	8.530273312389833e-07
288	RJ	interior	1.1262076572237731	0.2006338955713522		136.25342129761208		0.2991619238225206	8.026161235081066e-07	8.039073119454197e-07	8.970661909378912e-07
289	RJ	interior	1.4716398677733689	0.1397359479704278		139.2104340531386		0.15695656460133695	6.304500954188602e-07	3.684794515841401e-07	8.823007064907001e-07
290	RJ	interior	1.168452992945304	0.08422302188319031		138.49941712014842		0.2751403041827541	5.083196356429598e-07	9.07605304072193e-07	8.904275133731445e-07
291	RJ	interior	1.635700038069762	0.016420118651518933		138.2846227482577		0.11649047751089314	5.244219418640609e-07	3.852041345288843e-07	6.954367840040946e-07
292	RJ	interior	1.5678883427742971	0.16954423304023228		138.14517920157706		0.12678445976363747	7.80377661662189e-07	2.9789493260324143e-07	8.651609058021754e-07
293	RJ	interior	1.3938644308294956	0.000579553313554193		137.8221964197503		0.1848268070940807	7.084622456118923e-07	6.958210317255243e-07	9.074257496598615e-07
294	RJ	interior	0.9183407986998153	0.07793371983756091		137.6455962552052		0.4399621000735223	7.843519420584486e-07	4.1630806384332883e-07	8.745747438134268e-07
295	RJ	interior	1.0803972028124236	0.050812272789502434		137.9981437973777		0.3252308948406476	9.007954637768581e-07	5.04614359117675e-07	8.598506719981504e-07
296	RJ	interior	1.4655840363662818	0.012826099899340138		139.05616536478945		0.17200836378019965	7.971488968070153e-07	6.276646401018477e-07	5.409063106797698e-07
297	RJ	interior	1.255115853455523	0.7507728291581124		102.51716013204866		0.39572759701885046	1.6192318312861816e-09	1.0470859126739503e-07	5.452795290720367e-07
298	RJ	interior	1.4208435380097528	0.1810433796922042		139.55477048583526		0.1749060615035209	5.994128702984824e-07	1.3761567369415542e-07	8.980567369741993e-07
299	RJ	interior	1.6790760611410356	0.9031738865617354		97.6260859004604		0.29369898918370296	4.408902488098491e-07	5.380212079305922e-08	1.614315492786085e-07
