## Supplementary material for "Assessing the nationwide impact of COVID-19 mitigation policies on the transmission rate of SARS-CoV-2 in Brazil": seiir_fits_boots_RN.csv

	state	type	beta0	beta1	beta2	tcut0	tcut1	delta	e0	ia0	is0
0	RN	estado	1.941486452513458	0.7243367252830377		88.3584004283142		0.4694426259300748	1.4199301541531936e-06	5.543040400643628e-08	5.1264035497216304e-08
1	RN	estado	1.9714055073790662	1.019187107833434		88.24010745397584		0.24923810817281564	1.7623669754098318e-06	1.446548054046814e-06	7.707873025187076e-07
2	RN	estado	1.8371351270974776	0.7626856633793596		85.94328191031286		0.42515357574299123	1.1513600034547821e-06	1.8503026321345464e-06	1.5019222636443532e-07
3	RN	estado	1.3764070680904816	0.8234597683916555		93.00363667372335		0.37174745472910115	8.650657480059504e-07	1.988328556558862e-06	1.139375674749876e-06
4	RN	estado	1.5799780712083815	1.0219728955108245		93.40700824298371		0.24585817127509627	1.101149649325991e-06	4.9966278779312e-07	1.965221232223313e-06
5	RN	estado	1.2293590703321724	0.6515451186335557		93.58510089229739		0.5339572957907308	9.93699052745591e-07	2.0745619556969752e-07	1.095915452684198e-06
6	RN	estado	1.9553035037251254	0.8413676495951145		88.62705078495951		0.3555211158209181	8.844016629725842e-07	2.744821614175462e-07	5.271468015729315e-07
7	RN	estado	1.8741415795442737	0.8856573172121912		86.77214851203784		0.3366220055698825	5.986289398801965e-07	5.050774769178488e-07	9.7733940108079e-07
8	RN	estado	1.6953962443437098	0.7646341361534587		87.55371379251145		0.4192766892204703	1.086921442294038e-06	5.528518067077853e-07	8.093382023556722e-07
9	RN	estado	1.9662211384776775	0.8333939651832466		85.97861224000242		0.370231087062156	1.983775258924392e-06	8.452356761648588e-07	2.8961126558627835e-07
10	RN	estado	1.5092164882531132	0.8076591046424129		93.92075551994952		0.3750760907427348	2.2564318072988188e-07	9.415206160973452e-07	9.162620570056278e-07
11	RN	estado	1.1840709487445142	0.7734849755452305		93.72131923749693		0.4140976850049305	3.506616943401634e-07	1.943972234730506e-06	2.1287116114582257e-06
12	RN	estado	1.6486739451761345	0.8568641864697766		93.71335043332887		0.3346652290274925	6.799054620465388e-07	1.6309242375233572e-06	4.1945894421560494e-07
13	RN	estado	1.750291804428244	0.7257594610664685		88.12453703576352		0.47687805965246055	9.189886393794827e-07	4.6666724550395294e-07	2.0207737730424972e-07
14	RN	estado	1.5871640706194283	0.8274266295924882		87.85193428743574		0.3747877763014357	1.3356226753668993e-07	8.946172725123313e-07	1.4798896506103998e-06
15	RN	estado	1.9465062964507387	1.0070313624092129		87.22802342914963		0.2577550218878449	3.389646378338472e-07	1.4586073193044563e-06	1.1928719450583091e-06
16	RN	estado	1.7322697973652859	0.7331147098713732		87.35702590950477		0.4526939638776198	4.1428859800815506e-07	1.740809981587257e-06	2.061667548882639e-07
17	RN	estado	1.6270839463653914	0.7947267057821814		88.14472944106261		0.40143433820920305	1.2656551451805663e-06	4.484381064255444e-07	9.425576878689672e-07
18	RN	estado	1.6402886516987742	0.7333806217536714		87.60057830747257		0.4589274894311361	5.391699623806676e-07	1.9364645515088896e-07	9.066713610457898e-07
19	RN	estado	1.249498799330413	0.6799112872561858		89.07924583841155		0.5105114745836122	2.358384848353589e-07	7.919259812617286e-07	1.9501875897323626e-06
20	RN	estado	1.8649859906333872	0.8331721280482144		86.37888093780131		0.3725281803040352	1.6931895883237315e-07	1.9721706035613183e-06	4.828046833263671e-07
21	RN	estado	1.3414027775937165	0.6243084939734619		86.96783551800098		0.5852736712579437	2.242629545190604e-06	1.2015282257511379e-06	4.113878785826734e-07
22	RN	estado	1.722233865287235	1.0387248355232181		92.73239187562976		0.23376934014840942	6.509396817665253e-07	2.595066727405741e-06	1.145735882518279e-06
23	RN	estado	1.9184627188078838	1.1002482077772484		92.29324020453254		0.19772606216881022	1.0462831690113675e-06	2.028327585575045e-06	1.1409652168274245e-06
24	RN	estado	1.8442008040907112	0.8574093161804036		87.25111546605066		0.3515700691550933	1.6521248126348089e-06	1.656218094249966e-08	8.228591999770755e-07
25	RN	estado	1.766318017192419	0.9964266181876462		93.3016813077238		0.26115244463177206	4.539129293951559e-07	1.0890528653289824e-06	8.60794291483172e-07
26	RN	estado	1.6196796108353093	1.0993867749730601		90.24254561408553		0.21095920365960122	2.0062678235063233e-06	1.0034699652384194e-06	2.561681128232817e-06
27	RN	estado	1.9047475092010142	0.9477644019204841		93.03819902919525		0.28484011445580854	1.5662728469567315e-06	1.0369412621651417e-06	1.2285715621882136e-07
28	RN	estado	1.921223062500267	1.0182849141937387		92.37931531526557		0.2495910068795341	6.157899799359984e-07	1.357853925319988e-06	5.244541901474294e-07
29	RN	estado	1.965902836910126	0.9192865450029883		87.24854760879718		0.29665596306677977	9.19302621440366e-07	1.8329292997299903e-06	7.211928700283534e-07
30	RN	estado	1.801960494010135	0.943824584154726		91.2530499937068		0.28372391024591914	2.3686184213542413e-07	1.419321911958566e-06	8.689316218952564e-07
31	RN	estado	1.9340410022158414	0.8211291494816362		87.13591667738561		0.3780314488870106	1.8901814032360762e-07	1.6909706020895541e-06	2.826587271430825e-07
32	RN	estado	1.797653365723042	0.9094380539890923		92.1118610105971		0.3103762614896926	1.3040351688051419e-06	2.0705683722865328e-07	5.851697674334543e-07
33	RN	estado	1.8699183923282139	0.8904058144406817		89.06293582044516		0.32430432931904013	1.2531171149482938e-06	9.76918281141347e-07	4.79990801976369e-07
34	RN	estado	1.440538749454395	0.7064423808074021		87.94938271353536		0.4855148797653632	2.4538135101514137e-07	7.760463250989295e-07	1.2465269851523338e-06
35	RN	estado	1.6051120382884259	0.822411193584503		90.03672976446865		0.3801721153015602	1.0031541237821635e-06	1.4978139165787204e-07	9.766682140382114e-07
36	RN	estado	1.3655105484026242	0.6239676335947599		87.92571509852468		0.5812605797141841	5.245462245274057e-07	1.979354384665062e-06	2.949208326691307e-07
37	RN	estado	1.499987550381611	0.6219145601715558		88.00016826386802		0.5973851632259457	6.255320777169166e-07	6.930163746929494e-07	2.6829907116259703e-07
38	RN	estado	1.3538172699202384	0.6829177005937034		86.84596932917607		0.5079308717974264	1.7962420479848473e-06	1.4877755778609294e-06	1.0196587700986727e-06
39	RN	estado	1.2702090566291582	0.6454181334982309		89.83864856856397		0.555674327118816	1.1537745130238108e-06	1.0054452469611418e-06	7.825538485112372e-07
40	RN	estado	1.8779880550497339	1.1661535453557272		94.05907725031506		0.17776983217608125	1.1288474558379227e-06	2.1164498829418406e-06	1.174643992588403e-06
41	RN	estado	1.5528472786931402	0.6874846567237667		87.68628273856336		0.5033859112971181	1.1957381678023595e-06	8.521657373083997e-07	4.780767244982838e-07
42	RN	estado	1.603227496167351	0.841975668702748		89.34351205714128		0.3648721611460754	4.977844863929102e-08	1.6637979818896828e-06	9.887281021666982e-07
43	RN	estado	1.286655556321256	0.7373492444453325		92.26165127059323		0.44290656528620087	1.4518142233895516e-06	3.959732730243469e-07	1.5657715799956504e-06
44	RN	estado	1.9866684595157391	0.7920095722152866		86.17282966003715		0.4009522230045791	7.45985704620642e-07	1.3912947535383636e-06	2.3587751453794163e-07
45	RN	estado	1.5234978673522241	0.7724687789795237		89.77430062072379		0.42245855410491917	3.2163545498974634e-07	1.3972340634210357e-06	7.047997334272514e-07
46	RN	estado	1.1868430544769848	0.7123920559877446		93.55733389371727		0.46567039059118776	1.369250050658209e-07	2.7606188617978885e-06	1.2304222580573206e-06
47	RN	estado	1.0380975174929052	0.6171920789373585		88.20250767828456		0.611526236637149	1.2134696229290652e-06	6.949886356354444e-07	2.412474928424322e-06
48	RN	estado	1.7868353562378296	0.7070431213028275		87.00742098356811		0.4805674709051614	1.3145651777114273e-06	3.217957484461858e-07	3.280108001432323e-07
49	RN	estado	1.8599565344605857	1.0462994648247657		88.03008174500233		0.2302580244644746	1.1883047631926997e-06	9.128338925967623e-07	1.7238548841662359e-06
50	RN	estado	1.8098939012686035	1.1465803803617525		88.28791730846983		0.19315730617708046	1.178077161039051e-07	8.641109498152308e-08	2.5838750953076393e-06
51	RN	estado	1.2027064917840027	0.6739281668604624		91.5784588217059		0.5121919782269433	1.6082606503357576e-07	7.572712286204039e-07	1.8338198358508422e-06
52	RN	estado	1.4509341000142137	0.874492821675282		93.40103595034566		0.3306256824339354	2.8479196555118385e-07	1.1559352677718244e-06	1.6272249882590007e-06
53	RN	estado	1.753545385940856	0.7072814358129298		86.88670933697311		0.48028179552379424	1.181136572306207e-06	8.589364866279112e-07	2.829084702687141e-07
54	RN	estado	1.2120412700806835	0.6689948126165205		89.8004541202683		0.526693581335625	1.7543203587579592e-06	1.2707129394662084e-06	1.0456408194866166e-06
55	RN	estado	1.6837217584194506	0.651904346103179		87.32524065369664		0.5486894035433012	1.066593943640971e-06	8.153095262707766e-07	4.1831541075026926e-08
56	RN	estado	1.5536018980039805	0.7593012853077695		89.04561215504157		0.4279791555113291	1.2677183678314562e-06	9.21917356365916e-07	6.501445222905355e-07
57	RN	estado	1.9382466679883934	0.8175764928417952		87.03378193183796		0.3904713627610566	6.141646459602278e-07	1.3059228537211972e-06	1.6055747113041829e-07
58	RN	estado	1.7127827041486454	0.9404217560537036		91.4468770110575		0.29427462177870706	9.149721483865506e-07	2.0251815320936684e-07	1.0757534362256017e-06
59	RN	estado	1.9365481330149994	0.8488122996790616		86.84434828156746		0.3658972688902675	4.604193017390403e-07	7.849483413712037e-07	5.636948575360012e-07
60	RN	estado	1.3567473489314654	0.638114866597831		87.85227111185819		0.5553606971430869	1.0779419684278902e-06	1.3652147783294603e-06	7.672668449904494e-07
61	RN	estado	1.6558803386132421	0.6485690049541161		85.69237912221874		0.5539833183285409	5.151490471555286e-07	6.978680664879089e-07	5.974410972572721e-07
62	RN	estado	1.6385670797324343	1.1026714174150347		93.78344438692275		0.21288883058357339	1.7403669892951591e-06	8.801153897892586e-07	1.6169130296790342e-06
63	RN	estado	1.3415454567299878	0.8279519180826198		93.86272643866234		0.3778094469047811	2.091924832914222e-06	1.9488975600070868e-07	1.2491513613934958e-06
64	RN	estado	1.455899101719987	0.7473727034830892		92.82634000334421		0.43449073235972785	9.921437055069262e-08	1.3420543030481714e-06	6.345492258977446e-07
65	RN	estado	1.797854573759818	0.7611479732780496		88.0972502343849		0.42814534965185164	2.676109738765982e-07	1.9697491766145373e-06	4.4763434123523345e-09
66	RN	estado	1.927696901720111	1.098341784854514		90.51691588497343		0.20922433198593776	2.0831092021992024e-06	1.7646436638856988e-06	8.503227079970009e-07
67	RN	estado	1.6125851973763163	0.8814372541462495		91.74484992159779		0.3264255002593875	1.3520214965767104e-07	8.794550720103924e-07	1.2247461436806057e-06
68	RN	estado	1.643288457476277	0.858403869000504		86.10468043445402		0.357642597878001	1.5926263988689347e-07	3.7876248159535133e-07	1.8341283999720935e-06
69	RN	estado	1.9199151606199372	1.030745465139795		87.5627967238746		0.2432846056539282	1.380038705850029e-06	3.2640493022374614e-07	1.4200049305137052e-06
70	RN	estado	1.6718340671474554	0.9899505221114925		93.59179522955553		0.2590767108795673	3.989964193043043e-07	1.1260176253750043e-06	1.2801271588704643e-06
71	RN	estado	1.6190677958813706	0.8367969999806839		90.79741398304171		0.36256723596622503	9.53397815266322e-07	1.333869918028365e-06	5.973637710706691e-07
72	RN	estado	1.2855845173913512	0.7542668149500351		93.39548224054941		0.42997956635856155	3.7277035413413655e-09	1.6259505345263244e-06	1.3394629384658138e-06
73	RN	estado	1.3803295772255106	0.5944568669666154		85.54398655194517		0.628557872554973	1.1603684836294485e-06	6.365008575954138e-07	1.0019423096775704e-06
74	RN	estado	1.9198992265820265	0.8853070141098415		87.23346036290586		0.335637021083093	4.67976347869732e-07	1.6309398638845696e-06	4.672693096924483e-07
75	RN	estado	1.5870117699482895	0.809557749116601		93.21761964835748		0.3703987838629728	1.0582868865424822e-06	1.4582132388964148e-06	3.5757197744152896e-07
76	RN	estado	1.9159623882781733	0.7498854257548577		85.32979556779651		0.4432262303800845	1.8039108740078122e-06	6.774565471066958e-07	2.3978743566125243e-07
77	RN	estado	1.8454631074355679	1.000035858018169		90.22518515816938		0.2638437697828332	5.549580073668223e-07	1.0285909135375103e-06	9.423072121526496e-07
78	RN	estado	1.1119718286549392	0.6173998105277072		94.32736148114482		0.5906290959311784	1.5189888461730272e-06	1.689416286014083e-06	1.6969970990525073e-07
79	RN	estado	1.9958686884388923	1.1459210403024525		90.87538557574767		0.19561595229772188	1.299624838297915e-06	1.5970033317267975e-06	7.905824397254643e-07
80	RN	estado	1.991242289249324	0.8622568995364442		86.84785220919242		0.35015723584205277	1.3193717455866456e-06	8.296263336932914e-07	3.694980400833476e-07
81	RN	estado	1.5263912867273974	0.7707120240869685		87.1300629291229		0.4345907082408992	6.806058476321461e-07	8.46559468586994e-07	1.0846971295368629e-06
82	RN	estado	1.9866677724486874	0.9118543675383759		86.313277351909		0.3154175516290312	6.883753958697644e-07	3.183822805903649e-07	9.800585756729682e-07
83	RN	estado	1.9853963370414422	0.8508873253413554		87.95997768184051		0.34975835998755767	1.707527712869404e-06	1.3746802948253904e-06	3.422541531101378e-08
84	RN	estado	1.665984144393321	0.7919286467569943		87.36876166802621		0.39475815710205686	1.3049063719293594e-06	4.937898616512248e-07	1.121778267177667e-06
85	RN	estado	1.9035671117355042	0.8271557155411324		86.99384821056447		0.37143184299996607	6.372725758158822e-07	1.6096826962133796e-06	3.424902768366511e-07
86	RN	estado	1.966542608509327	0.8095406076666628		88.73597102119489		0.38620441540408196	1.7394658460570888e-06	1.969090766064568e-07	1.238251168036164e-07
87	RN	estado	1.3087300500526644	0.6639692745161714		87.64984658521169		0.5238650672690812	6.042100572929553e-09	1.5689223434897758e-06	1.5890634930948814e-06
88	RN	estado	1.9572594215913277	1.109498577379171		88.56782259283526		0.20573902469921745	1.2326279775729708e-06	1.6181897352751652e-06	1.2528915025494268e-06
89	RN	estado	1.6759567492348462	0.9462819043623996		92.40008590439797		0.28180582047878694	1.446018163999693e-06	2.3696406361194996e-06	5.592104365762303e-07
90	RN	estado	1.761591371232928	1.1220228966735561		91.08461421644382		0.19457925694112926	1.95263169181321e-06	9.134261691081996e-07	1.8934539024335998e-06
91	RN	estado	1.513838747660279	0.6923061669513229		87.88441970631943		0.5068796245463006	3.302982495354789e-08	8.650923539485095e-07	7.60056756655047e-07
92	RN	estado	1.41085316726527	0.7158418267084514		86.24562276320582		0.4788534605401026	8.528334616509344e-07	1.447217627600681e-06	1.319353460502505e-06
93	RN	estado	1.1948716013160812	0.7567941128516891		93.11560465690508		0.43843833657007014	1.0696078426251884e-07	2.586915549082202e-06	1.495940820676184e-06
94	RN	estado	1.553707638328182	0.7277410528129462		87.73089124757499		0.46285136072682653	9.631608828286821e-07	7.630922715058869e-07	8.104187278898871e-07
95	RN	estado	1.7681976617139101	0.8060664562266486		88.79644683099838		0.3889383858994121	3.244157832802811e-07	8.685652133696655e-07	6.33686482534506e-07
96	RN	estado	1.885060795980385	0.7996596232769837		84.8329824079215		0.39402977069312545	2.3413354216585745e-07	1.184505651565997e-06	9.552165870305325e-07
97	RN	estado	1.4225081142581653	0.7278854429696019		87.09392602015436		0.46289501766668634	7.968864229477818e-07	1.1883282390072351e-06	1.4143038819720207e-06
98	RN	estado	1.8278576009964271	0.8686475786166379		89.0787377600085		0.333288419190903	1.0472804582076304e-06	3.871614046043373e-07	8.0213543380379e-07
99	RN	estado	1.6729741416342976	1.1655995277772069		95.3294546323567		0.18927821006873605	1.740551145199304e-06	1.4938583080691015e-06	1.4519334045706201e-06
100	RN	capital	1.7888995096898384	1.0735944884355355		92.13773375548182		0.20608948705479127	6.851388408788736e-07	4.124777613409679e-06	2.941977322405083e-06
101	RN	capital	1.679408448635615	1.092346613609048		93.54148174321038		0.1906467889932193	3.394227195063796e-07	4.973738982756313e-06	4.696048459863244e-06
102	RN	capital	1.6180014995364336	0.7983753779051467		89.2523604218292		0.37232824244082996	5.016658102775411e-06	4.218567650798236e-06	3.023130919991971e-07
103	RN	capital	1.5451097301691792	0.8676208572210278		87.83595794385137		0.312474606112072	3.2810130414119144e-06	2.8433142499461196e-08	5.393056301025656e-06
104	RN	capital	1.7840098114001284	0.8688509221742176		88.89614746636732		0.304886769845141	1.2209071319750022e-06	7.672144586657861e-06	1.3018528276868695e-06
105	RN	capital	1.2529454001347158	0.7017999621075397		87.99732925343207		0.45417946471916426	2.8794471223968734e-06	5.967860742148948e-06	4.163514419321519e-06
106	RN	capital	1.0357698291725712	0.6690985752240821		93.58330869622179		0.49306819355245435	3.838188954435387e-07	4.273685300755365e-06	5.749789698989193e-06
107	RN	capital	1.1646283302623797	0.6150256070079914		87.59288685049621		0.5645841552228972	2.9568799646408594e-06	9.28517301264209e-06	2.1554402065415413e-07
108	RN	capital	1.804951387727101	0.7302104706512544		86.37198761403617		0.4314235237614182	2.0045649804283427e-06	1.8833493056866437e-06	1.0837572809264744e-06
109	RN	capital	1.3943861070529975	1.0132287822731776		92.32761351890406		0.23884218567157744	1.843670514860888e-07	5.28143132035915e-06	6.700809208642248e-06
110	RN	capital	1.7040197033313829	1.0349080365134977		92.39627658271282		0.2276877728503457	3.6750698381978193e-06	3.550476043538414e-06	2.1493681681217786e-06
111	RN	capital	1.7689921065951066	1.1063973169797194		92.53231089286994		0.18025488802006082	4.933659536528522e-07	8.134408931610339e-06	4.099593960991413e-06
112	RN	capital	1.5184709849603406	0.8768707106023383		95.23155800277651		0.3113895880199344	5.33842957245389e-06	4.341995133144067e-06	5.063271742188017e-07
113	RN	capital	1.7425521473303403	0.8133026973891435		88.20205497290632		0.34356659765288816	5.527798022332104e-07	4.786096766294819e-06	1.9472083780465693e-06
114	RN	capital	1.3572546119580122	0.8183574014330594		92.19475112879095		0.3533608505161265	6.207763222510982e-06	4.067054280594691e-06	2.1556398060174403e-06
115	RN	capital	1.6316529426779849	0.9516589186022871		92.47567531375367		0.2523671652835813	2.7363704832370036e-07	3.6145304333852188e-06	3.890077266750504e-06
116	RN	capital	1.9948547808489547	1.2315924320499732		93.89116613681077		0.13856819596052736	1.1470949632169853e-07	4.225744733568229e-06	3.2523221976747296e-06
117	RN	capital	1.624316377440192	1.068272542763539		94.79233150399335		0.19159673575400102	3.866464032895193e-06	1.5935099176282464e-07	5.698911781879317e-06
118	RN	capital	1.4134660243331214	1.0257823259472278		92.44052224484392		0.22828984580089623	1.0924183326989463e-07	6.626348056222761e-06	7.348797925079002e-06
119	RN	capital	1.882827471171664	1.2138125198144978		91.80801778541922		0.14404420794670486	6.3062891838626915e-06	2.497685025489452e-06	4.0847084689388766e-06
120	RN	capital	1.7769768359756992	1.1025304921310477		93.57910038624063		0.19258645914471487	3.6078919663843544e-06	6.548787601121377e-06	1.9308738115071982e-06
121	RN	capital	1.8483828490039298	1.1439581542064219		87.39047216154138		0.1788292398553302	2.8308729034205365e-06	5.929501849438037e-06	4.35893685093553e-06
122	RN	capital	1.4697610475356029	1.093822564275723		94.00056716866247		0.1910207659666666	7.457198540562419e-07	8.085334731193889e-06	7.67265388965258e-06
123	RN	capital	1.2606650532925956	0.8190500569807388		93.6466917508905		0.3406964614630125	4.3301946958146166e-06	4.354952762383808e-06	4.720869891354535e-06
124	RN	capital	1.1528400152290605	0.7235846375684474		93.57169324160319		0.4353562204820073	2.7610142293743515e-08	2.9562400179581873e-06	5.313550319075337e-06
125	RN	capital	1.7396192867251707	1.1547847787979904		92.38235088912016		0.1769424189192119	1.912140792854529e-06	8.182101837549956e-06	3.395600017067657e-06
126	RN	capital	1.6220266011453222	0.7731432431127426		86.2237413980863		0.3893239588207637	5.137058305111455e-06	3.723192667627498e-06	1.5634641976973203e-06
127	RN	capital	1.7612407648334552	1.1140823988526751		93.19627612364084		0.18335358181105418	9.040035230223332e-07	4.1039763944023175e-06	3.694852904634647e-06
128	RN	capital	1.4159331926640164	0.6301198739444888		86.31477897849476		0.531234807631003	1.5274569949522832e-06	5.037168732784888e-06	1.4537928221205554e-06
129	RN	capital	1.6582102557591198	1.128105102679192		93.44743632897759		0.17879690101425463	1.8911583112567844e-07	6.334771153424871e-06	4.996069342687803e-06
130	RN	capital	1.6642083712189215	1.2603092118252932		110.68582057069767		0.10508179953680741	5.021527385522113e-06	7.703407698001922e-06	5.274511326090862e-06
131	RN	capital	1.9505430944189937	1.3614043336319606		93.65173811844201		0.0991643057192852	6.897603819637132e-06	9.077582009242783e-06	3.605239521884325e-06
132	RN	capital	1.9881031003522036	1.1379568707721472		93.17559002985479		0.18071834844572524	2.3464032639861223e-07	1.1453880067389752e-05	6.634833746474683e-07
133	RN	capital	1.5818056024948985	0.8724585682977443		89.42794190920748		0.30533129237362805	4.45513222845173e-07	4.013570248483996e-06	3.939651442559587e-06
134	RN	capital	1.0610781704457757	0.6690820700348493		94.59203947331216		0.4759056690916421	7.546190591406832e-06	2.2743285056642254e-06	4.267064431205107e-06
135	RN	capital	1.817255979187214	1.2401200201687257		94.32697305547771		0.13185383654824107	6.209269841956469e-06	1.2392465471653854e-06	4.866722523404809e-06
136	RN	capital	1.035566565265847	0.7011581036542094		94.48178775040506		0.44611595460241266	5.310409024398168e-08	4.244557706019009e-06	8.944338023117822e-06
137	RN	capital	1.4939913135236498	0.7571688607572703		88.2123739062019		0.4028439852945573	2.436985226209679e-06	6.2698993415753335e-06	1.3701356970568105e-06
138	RN	capital	1.6076928096808785	0.9509536276807743		93.66214597436516		0.25671203406632664	4.824967779354705e-06	4.164185573608357e-06	2.1857037353507964e-06
139	RN	capital	1.4287716811057363	0.9305781925132985		88.21228814213677		0.28240933221011405	7.713760197422747e-07	1.0934683206878913e-05	5.138669507128711e-06
140	RN	capital	1.921651302424198	0.9718360083869338		90.24181788296589		0.2614448650991388	4.35334901838046e-06	1.2745450735403703e-06	1.1937448876457593e-06
141	RN	capital	1.7750495329446303	0.8972176126406858		91.37302599127827		0.2950792132430637	2.3713813334715456e-06	4.7245516501961815e-06	7.814953788621969e-07
142	RN	capital	1.5976097346089848	0.8546363763013914		91.89725902651861		0.31413828363492957	2.8252394988854145e-06	5.826656016459104e-06	1.3216546631250864e-06
143	RN	capital	1.1287103148917927	0.9242933999947464		118.04156734173846		0.24438562816815795	5.710296366763444e-09	5.846772385124598e-06	1.1363673098126328e-05
144	RN	capital	1.4304348053102305	0.9055111673792966		91.81139751534991		0.28854335095471123	1.1460059167347998e-07	1.818772932424437e-06	5.966861633307835e-06
145	RN	capital	1.482952650872316	0.9278645196416571		87.70716609748534		0.29350703868998484	2.1253232900490663e-06	2.7844600869984465e-07	5.726770186818872e-06
146	RN	capital	1.628008062057871	0.9220662718693778		92.41489132868637		0.27227776176965884	2.9973718275058903e-06	2.3201076260889045e-06	3.0760747500371807e-06
147	RN	capital	1.764957968496509	0.9573903932246439		87.74597675305041		0.264381200574447	1.5325300799127971e-06	9.700679648893693e-06	1.6753584732251406e-06
148	RN	capital	1.4895587077464343	0.7816360963408167		87.33150612383433		0.3927426335650969	1.6140709667442526e-06	2.2451848166657383e-06	3.2950814365050205e-06
149	RN	capital	1.227124873931022	0.8691011322216855		92.7785826689607		0.3172601392010345	5.2195219850960385e-06	1.0778478061362335e-06	7.324970485599424e-06
150	RN	capital	1.4105731420301737	0.9012123579884778		94.21693844965702		0.29240943630271504	1.8544263022354433e-06	1.5683068476437792e-06	4.507909205101075e-06
151	RN	capital	1.1814936516114158	0.7630502364126184		91.67914263531992		0.40036068777794603	5.65887438460749e-08	5.31475475518158e-06	5.60380964480142e-06
152	RN	capital	1.3800096219462712	0.8581435289448729		93.35199003954368		0.32026723102484783	8.811370370958803e-07	2.037703093760003e-06	4.787566614082022e-06
153	RN	capital	1.5835831357401233	0.8554757432199944		93.19726342724996		0.3170231049946996	7.98104095439732e-06	1.7113706718876986e-06	8.199515821504797e-07
154	RN	capital	1.9262504505487494	0.910305501000671		87.49131456713523		0.2822228384191163	5.8920141649074237e-08	7.705703094267724e-06	1.5416909615212676e-06
155	RN	capital	1.9209031079212007	1.0712976361284956		90.94036610770536		0.2044470708260323	1.364248564498977e-06	6.99001599840334e-06	1.770678417538688e-06
156	RN	capital	1.9737094772902668	0.8136991916962202		85.74861335467624		0.36372481974368015	4.50990046173538e-06	1.8729929970151416e-06	6.834994667428266e-07
157	RN	capital	1.823992942701384	1.1643448673871584		92.57629654526608		0.15055401017870243	7.121918813562276e-06	1.7179928170044554e-06	4.474111600612813e-06
158	RN	capital	1.9137852169352478	1.2230294780515245		88.85971158849318		0.1465360638065487	7.425798918971738e-06	6.762917356831164e-06	3.2253825745901916e-06
159	RN	capital	1.9447052641942095	1.0030404243799853		90.60149887376001		0.24612216729051994	1.7248560728262333e-06	5.21817843317145e-06	7.941428552897224e-07
160	RN	capital	1.707162334472066	1.0349157197826528		93.73477244851499		0.21367762848829064	5.9511101030620295e-06	3.5344825811647877e-06	2.220650741185876e-06
161	RN	capital	1.5075981268014298	1.072693962361996		95.17694681716735		0.19955942752831818	1.530507367009751e-06	4.514662535740259e-06	6.1403730360530265e-06
162	RN	capital	1.5209341463556612	1.1981911386264439		95.43133703782142		0.15205767946109758	7.714082829738292e-07	1.0080530622821595e-05	8.202568761650589e-06
163	RN	capital	1.5887251621351859	0.9379140253861028		91.8042854753649		0.27727871005545723	1.229837322459286e-07	4.718940426677014e-06	2.925342119498609e-06
164	RN	capital	1.7832955867097762	1.026619737303221		91.5675111992079		0.22868141083985608	7.088510434719236e-06	1.2489015857634015e-06	1.5321572735313919e-06
165	RN	capital	1.3314527707507657	0.8616650933552544		95.24012032109276		0.3113811398305247	7.071393933588611e-06	1.1266056377578679e-06	4.558707928366529e-06
166	RN	capital	1.8381520646446117	1.0525504874451839		93.66693935071784		0.20180770943086215	7.583804491515799e-06	4.380548710416331e-06	1.0955322662564107e-06
167	RN	capital	1.2934193496410595	0.8474847698535142		94.11789571448965		0.32596564608595413	1.108678997246254e-07	4.795724214113906e-06	5.740884956616429e-06
168	RN	capital	1.2276262994346243	0.5926419386880875		89.70739701614268		0.5860261844791981	6.056297153541205e-06	2.326248514778051e-06	5.268358225842167e-07
169	RN	capital	1.5437130602125102	0.8474076902756063		92.09684851898959		0.32681261877222084	3.5169983415380287e-06	3.514706121196179e-06	1.7564359955432997e-06
170	RN	capital	1.0539924972866161	0.637037892420449		92.24772037559632		0.5331100227483943	3.2846431748124215e-07	6.874320169969948e-06	3.552071636809302e-06
171	RN	capital	1.6518575651264562	0.7958085616027842		87.02018372175638		0.3609760451750087	2.378479111465125e-06	4.44076699821877e-06	2.471450436130336e-06
172	RN	capital	1.6808348556442156	0.8774429074167149		92.72399110715695		0.29771049551397777	1.190737116801499e-06	6.3834829596409664e-06	9.007214003436142e-07
173	RN	capital	1.324714627214977	1.0658664443380215		95.66780203082841		0.21696524005888088	2.1358130053868616e-06	3.509113031941235e-06	8.600739709825076e-06
174	RN	capital	1.993129345045655	0.9821275413703682		86.23515103791532		0.2534394484611317	6.84662291880915e-06	7.371283407596827e-06	1.4646421139809286e-07
175	RN	capital	1.0652517809265958	0.6820130166874779		93.42836181991191		0.4737311009214167	2.7260205542031224e-07	4.405688008131997e-06	5.667358891021316e-06
176	RN	capital	1.830433193845649	1.4956827429150106		107.07828240074014		0.05650044698884497	3.3386213615746335e-06	6.9498938142087555e-06	7.318258772197332e-06
177	RN	capital	1.1481030912245156	0.7316404464189494		94.47175612956171		0.4300841687200157	2.2864547861142208e-07	1.110469051181416e-06	5.753753661136116e-06
178	RN	capital	1.4368727410834445	0.9201710256948635		89.56675692719631		0.29125313489797705	4.1871188407513714e-06	3.868198622594369e-06	4.602515293503514e-06
179	RN	capital	1.5547799422531607	0.8534243035936365		92.93290860742601		0.3135937360760993	5.088286786826194e-06	3.704514517551708e-06	1.5246827825355374e-06
180	RN	capital	1.5483966031726355	0.6994904423272474		87.0547005472711		0.46206232458732993	5.5902582828855634e-08	5.42845034546459e-06	1.0072459296710224e-06
181	RN	capital	1.7808686730518781	1.2480426545523886		95.11633870151078		0.12598952710607958	1.1650270215957474e-06	2.5704166033326834e-06	6.401138619427255e-06
182	RN	capital	1.2281520448165397	0.694882194755228		87.79976696659043		0.46577326337833097	5.518597870920617e-06	3.373370158348448e-06	4.038007003702962e-06
183	RN	capital	1.747846539534283	0.786167488715269		87.48666678416164		0.36815939574527917	3.5987443943962774e-08	8.814113519351126e-06	5.131790868639289e-07
184	RN	capital	1.3462436787993262	0.83469482030099		95.21911505245279		0.33212391206299063	1.876668396139079e-07	5.332398508540637e-06	3.397277591328986e-06
185	RN	capital	1.2584390308682234	0.8808443803042307		95.38017405055015		0.302053447818987	5.915118034610133e-06	5.4287896126940194e-06	5.384310215275468e-06
186	RN	capital	1.4494470817695904	0.8307909943057159		94.98398097166992		0.3353762760387665	6.775244279022471e-06	5.7612531229966395e-06	6.067277143080913e-08
187	RN	capital	1.7801859158141826	1.039110453308378		87.04415982143715		0.2225387698648722	1.6183261817536317e-07	3.51991804329329e-06	4.938796344802056e-06
188	RN	capital	1.5850893477180414	0.9239462640044903		89.91983459313893		0.28747274596738753	1.3774788056827738e-06	3.307771637531489e-06	3.367767875136508e-06
189	RN	capital	1.3191848708234257	0.7430762465006384		90.67498154337187		0.4118666465217269	2.6505570788457226e-06	4.869992837633355e-06	2.666239393365042e-06
190	RN	capital	1.9338127609796234	0.8818438347077967		87.41908701238079		0.29995806828466004	4.534821019011541e-06	5.79703491231179e-06	3.5230692421270196e-07
191	RN	capital	1.690908261396638	1.0633544556447119		93.80579538902029		0.1964642849673219	1.984782156525282e-07	5.840821459952395e-06	4.476383189880613e-06
192	RN	capital	1.9623692264522261	1.1910001758720752		92.80735894277657		0.150853349731667	1.0073401902373784e-05	2.4356468339025682e-06	1.6898451597451096e-06
193	RN	capital	1.9725084135427875	1.0988579788828574		88.12434559144607		0.19013595192570898	5.082460836991711e-06	6.225072846832389e-06	2.47884836618436e-06
194	RN	capital	1.784997726269418	0.9781046304763334		89.11655205810379		0.24408749782377906	1.6503472208184167e-06	1.1103966038686957e-05	1.8200575265492848e-06
195	RN	capital	1.3201065147885473	0.8029690136358415		93.28603689726042		0.34636261415449926	4.780223221452229e-07	7.873706327633283e-06	4.358664315199905e-06
196	RN	capital	1.1734059285990408	0.7299179673489251		91.26246803042554		0.4264727636951909	1.1543469834908962e-06	5.596714623550476e-06	5.265981536519472e-06
197	RN	capital	1.91773920588408	1.1429374044038008		92.89458834446059		0.16703119950148262	6.530057921861287e-06	3.6060830693034847e-06	2.1272514389853375e-06
198	RN	capital	1.9044287994066853	1.1782459335014706		93.5528790047117		0.15692119896797704	4.851382628405931e-06	5.30652737693491e-06	2.191173001010624e-06
199	RN	capital	1.9617402048502766	0.9860440043430613		87.69428714413824		0.25050607638931016	2.5162748030132287e-06	6.971319858721323e-06	1.1479558334371105e-06
200	RN	interior	1.3434904575969198	0.8056029836490182		92.83380495906293		0.4068388325138747	3.431516378710804e-07	3.417044784123896e-06	3.0688745937438906e-06
201	RN	interior	1.7887819909757812	0.9486431303838702		87.02006796335026		0.32121325613465335	3.694320859423585e-06	2.682569061744951e-06	2.5833994725438764e-06
202	RN	interior	1.9362135287876654	1.0671326997564832		88.07260431545009		0.2432372865121365	3.2827853464541136e-06	1.0026527162680895e-06	3.2543941714599116e-06
203	RN	interior	1.8011300841014257	0.9075657054072681		88.014668887962		0.32226347528784577	2.039245044061855e-06	2.4140585330196136e-06	3.72945049969328e-06
204	RN	interior	1.7971995751938272	0.9628817636774517		93.32015860277652		0.2788011668311729	1.7991641658511787e-06	3.1959846782379177e-06	2.009548132515812e-06
205	RN	interior	1.8343926277909544	0.6783901212298479		88.92216975506376		0.522620696347936	2.1589291998536728e-06	2.10294494541539e-06	1.0957339598436122e-06
206	RN	interior	1.6245748370993436	1.0605712832262002		93.12259080536053		0.2434051027756936	3.0801723224278604e-06	1.8704724905310573e-06	3.108206836218548e-06
207	RN	interior	1.6711785878582588	0.7884704851715624		88.06102555608206		0.43501676745713397	3.242966860359904e-06	2.3912868258997267e-06	1.89002701831388e-06
208	RN	interior	1.9347585501430564	0.7691114557985651		87.84020676664841		0.4449510728157009	2.2410833466977095e-06	1.8995277812517344e-06	1.6046857312679179e-06
209	RN	interior	1.4784307531141319	0.7516162181819932		87.94838142002716		0.45543886076588835	3.6215068846465737e-06	2.4163982326473384e-06	3.426548139230987e-06
210	RN	interior	1.4941236761087093	0.9622102665460799		93.26779466055399		0.306629481663453	2.777361013396282e-06	3.25010822093737e-06	2.141208258976935e-06
211	RN	interior	1.3315888935335036	0.8324343364018816		93.53287804569008		0.3860490852770091	2.85553496795807e-06	2.262953727305024e-06	2.963678202017031e-06
212	RN	interior	1.9938932847119828	0.6367608523941267		87.79424083402895		0.5985555644910464	2.158475078518835e-06	1.792119470219595e-06	3.714112195265453e-07
213	RN	interior	1.4869263259140388	0.8421998666963736		93.54055246742386		0.3854274003904332	1.7507847413306644e-06	2.5147447397142805e-06	1.538428868491255e-06
214	RN	interior	1.9016515064691584	0.6685175101127468		87.67829276321254		0.5552634839279367	3.321533427175339e-06	1.0700943809814584e-07	1.5716082973134368e-06
215	RN	interior	1.7896498671241674	0.6559255093963582		85.89054794995445		0.567592907194557	1.6965285993992327e-06	2.595718550799287e-06	2.8285117473088363e-06
216	RN	interior	1.9211323576477253	0.8753429180692256		87.90895397395379		0.3648221093911755	1.9609783868158216e-06	2.9608887983677717e-06	1.8165362038857411e-06
217	RN	interior	1.189285026191569	0.624779580895604		87.56084313290029		0.6298606837642055	3.4419265952370693e-06	2.5124005862175796e-06	3.3361087314480602e-06
218	RN	interior	1.7193837587616014	0.7588946091554133		87.7546556714725		0.4579953718200023	3.125612723638028e-06	1.3501889728540337e-06	2.295318234548745e-06
219	RN	interior	1.864834114891189	0.7249128551266585		87.8242236497549		0.48801591292311847	2.203445794858064e-06	1.117876456845405e-06	1.879184078602157e-06
220	RN	interior	1.8334930318445617	0.838515294558281		87.1535215232477		0.402431791991845	2.5730457166198816e-06	2.5976635357431334e-06	1.7729390388674062e-06
221	RN	interior	1.9954187454649803	0.6633913361072752		86.29902380734218		0.5615359326398308	1.9366357227995983e-06	3.2073962115461706e-06	1.0325848479817115e-06
222	RN	interior	1.8357032018263133	1.055619642579602		93.22059559167339		0.2521378385355263	3.564904993895121e-06	1.3155997179739577e-06	1.5621937008779033e-06
223	RN	interior	1.3498989102576466	0.6291404232574501		87.24819056561452		0.6107937670222708	2.3289355205392114e-06	1.7618520817556215e-06	3.461185994630058e-06
224	RN	interior	1.8623530125051002	0.8051890926841364		85.42596729842195		0.4178210312997178	1.8244388820734787e-06	3.3135505088736124e-06	3.0955907701592047e-06
225	RN	interior	1.882719146133174	0.8077939128361337		88.2261207144872		0.3961148091453215	1.7185375470963626e-06	1.8278033834428322e-06	2.710602299223029e-06
226	RN	interior	1.4945239778026445	0.6561509497525279		87.16626460728342		0.572704849775627	1.561568282163752e-06	1.8095560598867653e-06	3.320457878693317e-06
227	RN	interior	1.885051097000185	1.0757314095260895		93.58414224515914		0.23225800892870746	2.2385643594460146e-06	1.8031960651038475e-06	1.9998090429196617e-06
228	RN	interior	1.396691790117828	0.7952003895415624		89.3101965567571		0.4191317004960332	3.0255657079708443e-06	2.0891596657072123e-06	3.7285364532291215e-06
229	RN	interior	1.381555943699293	0.5997076153063323		87.71955620972697		0.6570753970445644	1.64703348117554e-06	1.9341828005789567e-06	2.675382254319342e-06
230	RN	interior	1.8159813133761138	0.9763233122962441		93.44724645379512		0.2794381280305999	2.2708158257517803e-06	9.71473114673683e-07	2.0385285585546466e-06
231	RN	interior	1.6775804229336602	0.5877764230387525		87.72164217760461		0.6824887415734817	2.4683996369176165e-06	2.044425877901608e-06	5.168380648966745e-07
232	RN	interior	1.7988406504320515	0.7299427707613702		87.5346635339433		0.4890475231958954	3.6641642575528925e-06	8.54640495759752e-08	2.1764202931997984e-06
233	RN	interior	1.8090841530747572	0.9017465809191134		87.7532027415226		0.33712539019754323	2.88604691501792e-06	2.4353704940588513e-06	2.7348953088114857e-06
234	RN	interior	1.948541130054039	0.6870180577188657		84.90633011459464		0.5380252459132016	3.456447682077565e-06	3.152663001913688e-08	3.5382716843747065e-06
235	RN	interior	1.6174994344580527	1.029243518463004		92.85329628449468		0.25558268745223156	2.8346386285835814e-06	2.0310367509415815e-06	3.480294394905174e-06
236	RN	interior	1.6923116249718906	0.6921918885738185		86.58118426523949		0.5329872642174138	3.4981924638548054e-06	3.665599341706057e-06	1.2443164459566394e-06
237	RN	interior	1.926936720508799	0.620935395243535		88.17146161487102		0.5981832565426993	3.094263862860021e-06	1.9249339815182913e-06	4.198149252830636e-07
238	RN	interior	1.9141482718857108	0.6992577173395866		87.30766980287427		0.5063439449396695	2.2624986709416266e-06	1.5073276338251515e-06	2.050768255440278e-06
239	RN	interior	1.7387281666513492	0.9054187956027406		87.93760617734281		0.33875193689091165	3.054764467207009e-06	2.687502601651208e-06	2.916846938779191e-06
240	RN	interior	1.308581203517572	0.710981486759457		91.70778156625164		0.49510747913507547	1.4267912879066167e-06	3.2596428385319886e-06	2.4453762183127096e-06
241	RN	interior	1.4972827154357633	0.7616304987326474		88.62561932002073		0.45261680285331096	2.5297224524814775e-06	2.38008905600769e-06	2.9240864256795596e-06
242	RN	interior	1.4490088053241694	0.7902420222557265		93.30748190315077		0.41197748430554915	3.730277754353674e-06	1.5970738672383145e-06	1.8029870735139169e-06
243	RN	interior	1.9200454180950284	0.9134583681198659		87.11865857823608		0.32833373990242676	1.981132592975939e-06	1.3761456844023728e-06	3.5934258329347384e-06
244	RN	interior	1.2711671664004132	0.8586654443953133		93.07711202090532		0.3688917375235761	2.6275432263007396e-06	3.417050297085993e-06	3.6754270668335365e-06
245	RN	interior	1.9999388992720752	0.5881324534614345		85.38536457376189		0.6709481953170402	1.6160148320890285e-06	4.329690059265622e-07	2.7474067894441334e-06
246	RN	interior	1.9430574264476488	0.8101909522679307		87.40197631747753		0.39337256330556936	1.7084776976938025e-06	2.3337689958466317e-06	2.7217584003920003e-06
247	RN	interior	1.8530906406901257	0.8155900627883003		87.45237488899573		0.41386735667870495	1.4970466858372506e-06	2.145247131718443e-06	2.1857789482316345e-06
248	RN	interior	1.77993695615702	0.6734896339875053		87.5875749915599		0.5323023342644146	3.24339670875541e-06	7.62725805491971e-07	2.4386614624004583e-06
249	RN	interior	1.7580331432059515	1.1697780718329478		93.76690684420015		0.19810404976865303	2.5854130669130228e-06	9.563999737646946e-07	2.967472911141648e-06
250	RN	interior	1.6448124578558716	0.8150830248417869		88.09639034990359		0.3960194829755545	3.2984823530898224e-06	1.7057393822314068e-06	3.2778599398379075e-06
251	RN	interior	1.565851318042231	0.9073410693476004		93.27405611029437		0.3252975750512095	2.1671535913334333e-06	1.769531327053921e-06	2.661901211641028e-06
252	RN	interior	1.9644122891564841	0.6054830561680028		87.31253936965547		0.6433487552320469	7.688869193300273e-07	3.2112758321461653e-07	1.8215257112033862e-06
253	RN	interior	1.6707615279751882	0.9212875721931478		87.65646714546705		0.3364626040978122	2.423312287859022e-06	2.335469075932081e-06	3.16127729586492e-06
254	RN	interior	1.9318104169892438	0.7537594047287128		87.32810958413901		0.4592526337318017	2.052548813961114e-06	5.670941335653942e-07	2.4113455275142e-06
255	RN	interior	1.7471990556683945	1.0547538345843408		91.67759379068595		0.25221825901524875	2.2936035511908816e-06	9.066068979542353e-07	2.8218221710738645e-06
256	RN	interior	1.7531824598137737	0.7062850259792912		87.19948726223129		0.5118393659304691	3.4516580798148897e-06	2.046493202474605e-06	1.7369192802850123e-06
257	RN	interior	1.2132092762151456	0.7311508123287498		92.06711847651825		0.4880812618039533	2.4034995883251918e-06	3.0562482474343943e-06	2.726014493699205e-06
258	RN	interior	1.4539360261611867	0.9250237698409906		93.67993191947527		0.32180707977073464	2.7464567037137418e-06	1.4972508828305444e-06	3.0983562453046983e-06
259	RN	interior	1.8772069389820127	0.6144183604451925		87.2384560054347		0.6176334982791604	1.7233037482551237e-06	2.8756551433300704e-06	7.554410078570458e-07
260	RN	interior	1.3035927870670505	0.7832986624813365		92.33212440624403		0.43020098072439394	3.0944583170205165e-06	3.595903434542873e-06	2.4104881804553212e-06
261	RN	interior	1.8931640012479403	0.7472179276046225		86.51792125155099		0.4765751345450836	1.9555458376703147e-06	1.731260286744067e-06	2.1439441566983245e-06
262	RN	interior	1.6190283981618117	0.9411859379676172		93.40035283613388		0.31149922416404324	3.4099451491708694e-06	1.352632508092626e-06	1.8954819851437539e-06
263	RN	interior	1.959343496572186	0.6227372047163046		84.93144082016184		0.6216960456974062	2.471164048507386e-06	2.3393715392332616e-06	2.044481845162675e-06
264	RN	interior	1.478630064246802	0.8507374983454358		90.95347039360571		0.3867637135854437	3.517414866948413e-06	6.70627613933253e-07	2.7031830787416998e-06
265	RN	interior	1.8895584656939142	0.9770218930336226		87.8004241792656		0.2956970783283563	3.679145215684172e-06	1.0494966176575176e-06	2.8358263714727893e-06
266	RN	interior	1.918034701423525	1.3222725276811256		92.88856140219256		0.14127064814142795	2.867571473044497e-06	4.683251840753526e-07	3.385679905241389e-06
267	RN	interior	1.8645219670253015	0.8727140944616206		87.84683896152619		0.3490037283180379	2.7099020840441673e-06	2.1390953706072124e-06	2.9223114845172924e-06
268	RN	interior	1.923216127497667	0.7408801618444432		88.06322185510197		0.47132640612296245	1.7339553876692387e-06	2.708826711944177e-06	1.136282865057963e-06
269	RN	interior	1.9966849744766004	0.857240771955302		88.1080917539034		0.3688683987876798	2.4178164143401002e-06	2.6028025440198936e-06	1.6448522406721711e-06
270	RN	interior	1.7989010792479596	0.6618048707679838		87.60927853950567		0.559965093851933	3.0125134361091016e-06	5.761403890935378e-08	2.194166109131379e-06
271	RN	interior	1.7139986291501157	0.6868078558756274		88.15709677494345		0.5206236198609434	3.730593098258056e-06	1.566283355531672e-06	1.779643046873061e-06
272	RN	interior	1.9173799999851324	0.724400720155982		87.43691454275114		0.4976162684319173	2.748631901518482e-06	2.1382421413738587e-06	1.1110797887043386e-06
273	RN	interior	1.5474555717180716	0.981703016687494		93.71020547788001		0.29172620488816103	2.3343721062350646e-06	1.6424100525501987e-06	2.7140149146066584e-06
274	RN	interior	1.668392101519101	0.6866865810254272		88.0185588714102		0.5302120048368375	3.269889016075594e-06	8.53641602558241e-07	2.0894961996433935e-06
275	RN	interior	1.8292948286705637	1.2101651108835314		93.14307062077832		0.18165472523696283	3.2503115308588212e-06	2.8920697328205044e-06	2.5435386660998226e-06
276	RN	interior	1.1240033155646247	0.6374944687660719		93.42763913478156		0.5947919981859257	1.3499551947971038e-06	2.386259529982186e-06	2.5525266049899614e-06
277	RN	interior	1.5349922342065776	1.0065242193348747		93.46430795200236		0.26615783023579026	1.5918335148314606e-06	3.176510656394512e-06	3.6017066749505912e-06
278	RN	interior	1.9478024542597911	0.8980512806912949		89.42785473553337		0.32986810308206677	1.965921917306804e-06	2.906008732708882e-06	1.95505772428172e-06
279	RN	interior	1.9895020244506816	0.6121988286869275		86.25909723698445		0.6456829423774503	1.0759501589064694e-07	2.7699813771395557e-07	2.4470671882524605e-06
280	RN	interior	1.8390190200193766	0.8870767699451646		88.10584870945216		0.3473888695377659	9.600685583233893e-07	3.911078733564223e-07	3.6165877569446263e-06
281	RN	interior	1.8999698358816717	0.9906757436049596		89.12116468822859		0.2850948865829306	3.514779740868108e-06	2.8839319427783145e-06	2.034005273106381e-06
282	RN	interior	1.96179862503607	0.8758928876806138		87.28951686033398		0.3531569450298347	2.576585128967464e-06	1.494483537793232e-06	2.782061592794078e-06
283	RN	interior	1.7876005274582816	0.6374158562838929		86.68164188509806		0.592711014823013	6.703181407893156e-07	2.6425977055620923e-06	2.00185742139525e-06
284	RN	interior	1.2283303202764024	0.8471869263701591		93.72426432386315		0.3977139803371004	3.339632055324359e-06	2.424139867896588e-06	2.5482454540871863e-06
285	RN	interior	1.7253081417470932	0.8453140629435729		89.00154886648293		0.3716187160211976	3.708205455702248e-06	1.4559416237232465e-06	2.6136332918062915e-06
286	RN	interior	1.604410109680714	0.930006099135672		92.44748286824938		0.3053975173017557	3.6515845417070604e-06	1.1491242702201867e-06	2.934835112359611e-06
287	RN	interior	1.6697057380035947	0.916047162432038		93.26813110002645		0.3124542623244141	2.4045480103793356e-06	1.7308595882096205e-06	2.453966469024462e-06
288	RN	interior	1.6603322107714	1.0346255348976683		91.79202194722997		0.2549792911785177	2.045318529720011e-06	1.5336758728153717e-06	3.346525939389461e-06
289	RN	interior	1.8362657402341198	0.9369320580374357		87.42323471606755		0.314019497746446	3.0867989915955663e-06	4.967750002296338e-07	3.5628647254269834e-06
290	RN	interior	1.1980633431998586	0.7385596701186959		92.3339066279256		0.47939294332578647	3.2148815184412334e-06	3.1690357505700044e-06	2.5840592917102183e-06
291	RN	interior	1.9125303990882199	0.945368937667661		87.81953404065358		0.30634961990410065	2.7361925549647867e-06	1.4651863484370108e-06	3.175152740234979e-06
292	RN	interior	1.868517886633237	1.0426603368145708		90.8504381951189		0.251845859345321	3.0012232339810302e-06	1.098573192446421e-06	2.4789712442547225e-06
293	RN	interior	1.8149011688243617	0.8090793347134414		87.8491735686528		0.40125398743650936	2.6320115362882875e-06	1.836204854404509e-06	2.787162148433963e-06
294	RN	interior	1.9455298958077383	0.8195751452133945		87.29064923803273		0.4002661351324902	4.6323054089542383e-07	1.1871059673551577e-06	3.0247048060644066e-06
295	RN	interior	1.7421956347296776	1.056118170656341		93.0807996555534		0.23988305930423195	3.7032573516243134e-06	1.86514358018456e-06	2.5420918516912284e-06
296	RN	interior	1.666380181408527	0.7071436214773119		87.92920597189558		0.5092362123021088	2.8376510186257303e-06	1.2024588724158578e-06	2.2619125831127523e-06
297	RN	interior	1.9594148818368953	0.9708929451534388		87.55899606118432		0.30177434062827807	1.6389277115357512e-06	9.705519459996714e-07	3.058061362708295e-06
298	RN	interior	1.8831916559368882	0.8775148620292255		87.9544677298471		0.3582341022325239	3.4921991516127036e-06	2.362122035576134e-06	1.8455289918365928e-06
299	RN	interior	1.9135096912761784	0.5659302379743285		87.88880047222786		0.6795414822810473	3.0936406818938103e-06	1.5224005971686146e-06	3.912278531554495e-07
