## Supplementary material for "Assessing the nationwide impact of COVID-19 mitigation policies on the transmission rate of SARS-CoV-2 in Brazil": seiir_fits_boots_RO.csv

	state	type	beta0	beta1	beta2	tcut0	tcut1	delta	e0	ia0	is0
0	RO	estado	1.0520517653409536	0.694160824346525		112.19755883303546		0.49037128315253453	5.206847869857146e-06	1.5328824636726337e-06	8.841423896850253e-07
1	RO	estado	1.268863502943367	0.8414654992362575		124.98850900333466		0.2854315681384109	4.78303986350223e-06	4.733904360764199e-08	2.376686010695046e-06
2	RO	estado	1.373073050318741	0.9124554169896294		126.89331727151128		0.22760651876313556	4.880154476779076e-06	3.3477484236886985e-06	1.9411711763134553e-06
3	RO	estado	1.4635435659968	0.9831531361166345		126.98669326670048		0.19541713558497623	4.73481057400569e-06	9.409670961406427e-07	2.487978539412915e-06
4	RO	estado	1.4634891854210812	0.9916886107056784		127.51830661232337		0.19351318261267653	2.438715602834296e-06	3.100788363935404e-06	2.6459412470879226e-06
5	RO	estado	1.5692871525943464	0.9861228430925664		114.07000855717477		0.2498180529054125	2.4699969253688047e-06	2.7423522737551097e-06	6.296383857267026e-07
6	RO	estado	1.3580151141323349	0.9304679251303924		126.90350611845467		0.2303554540515809	5.322924076321069e-06	1.172123358152167e-06	2.357456079002167e-06
7	RO	estado	1.309089662487757	0.8459512490840372		111.47477862491795		0.36245195246504536	1.2593814490699684e-06	3.54956045545397e-06	7.707389971990815e-07
8	RO	estado	1.613084399491623	1.1351461895491186		122.00693452244585		0.16504072733800682	5.1551422820657745e-06	2.685158728866373e-06	1.5371763445780746e-06
9	RO	estado	1.4805097100453963	0.856825359662045		110.54811808633312		0.3379466716944418	2.767010551277875e-06	7.298016143432202e-07	5.240144371251592e-07
10	RO	estado	1.1707122472416602	0.7804255395448961		121.50448827820102		0.3424544348645629	5.487516120314289e-06	1.2801848977416119e-06	2.1084690385605795e-06
11	RO	estado	1.6568734916465868	1.0916462130292932		128.8374948131835		0.13050809460500995	2.5064037850521708e-06	7.987584839695386e-07	3.05188573243647e-06
12	RO	estado	1.8484144105726268	1.052334705320374		110.45249040897082		0.21929448216929873	7.327946486468781e-07	3.100771262592741e-06	4.455860249307729e-07
13	RO	estado	1.1911127876901417	0.6035420894658595		109.86025561803346		0.5705659286553623	1.6164809680155626e-06	1.1078182997610483e-06	6.161665385300085e-08
14	RO	estado	1.282895903877837	0.8609084360262824		121.09369910254065		0.29305903731134864	5.209613340298592e-06	2.4020194298215704e-07	2.06712825653654e-06
15	RO	estado	1.25725528946568	0.8660549318728702		124.6728339850452		0.2730593534138769	2.888143264351786e-07	4.753915170972006e-06	3.1914407328955014e-06
16	RO	estado	1.0888737713961723	0.6820329321985742		121.10376269900647		0.4252059755682152	2.0367387919278704e-07	1.5763541778399134e-06	2.499948996849091e-06
17	RO	estado	1.7792939551501752	1.1578040048434075		127.64979203565524		0.11463932232752654	3.622963665526906e-06	3.5802421137013304e-06	1.8814777370562122e-06
18	RO	estado	1.4889172956404217	0.9538565144145316		122.1993146413711		0.2302013318274537	4.67406370287251e-06	3.515907511158066e-06	5.522851569633091e-07
19	RO	estado	1.355779483250443	0.9362812225450319		125.6027337133877		0.2343995556228182	5.4448602935606655e-06	7.89052932042312e-07	2.5410261137922147e-06
20	RO	estado	1.4248849716768628	1.0259084977727833		125.95696091395897		0.1972077043514711	1.0180184723882015e-08	3.706305623071367e-06	3.985843170462177e-06
21	RO	estado	1.845599199428241	0.9908239891237041		108.64064436404853		0.2571829877746921	1.4191536441415783e-06	2.4550357172523786e-06	5.3807380403478535e-08
22	RO	estado	1.496477014458222	1.0015584959474804		125.48034329522372		0.18679079561132908	3.812103706291773e-06	1.3381162781080006e-06	2.7174977536245937e-06
23	RO	estado	1.345922651647385	0.8776131366570473		121.9931933515533		0.27122630730329983	5.415415118396701e-06	4.182850352427969e-06	6.703833215133803e-07
24	RO	estado	1.8146713440535238	1.276297644224396		125.90299851558792		0.10995692681493703	2.0186945240609198e-06	1.3938884401603333e-06	2.118231437058754e-06
25	RO	estado	1.6673662475576325	1.1643899297672524		125.6429545547207		0.13318415815453036	5.065283477706534e-06	3.650824865439439e-06	2.0289313133368063e-06
26	RO	estado	1.6263968041379584	0.9111761913308071		109.91542464419037		0.2936275954455655	3.5184355422185316e-06	7.745323763087387e-07	2.2104066223372306e-07
27	RO	estado	1.8788021461634474	1.2304893487161754		126.91393356612551		0.09067928789610458	4.824826236729741e-06	2.820785030764564e-06	1.9491054063293688e-06
28	RO	estado	0.995728297404359	0.6484793519619317		126.28706280038394		0.42877733239102406	3.87850157238357e-06	5.464804749970921e-07	3.4839149246287383e-06
29	RO	estado	1.9292539843140186	1.308767529428646		125.756671233442		0.08695481030438611	3.2682410386474948e-06	2.4402951965029687e-06	1.8270818165590228e-06
30	RO	estado	1.3747606987221155	0.9127049959351954		125.97852249802739		0.2358969466590603	4.716762205552721e-06	2.472661040296252e-06	1.83456948672706e-06
31	RO	estado	1.2173380377790868	0.8094030715053585		124.64229269220054		0.31660844624453016	5.094041835359497e-06	4.466446440281661e-06	7.771009970999531e-07
32	RO	estado	1.400762073062006	0.8848986618219897		125.85435422318295		0.23114805438628763	1.7629041785584243e-06	2.131829179228446e-06	2.5483444893645394e-06
33	RO	estado	1.8010173412828043	1.1845400916652578		120.01501653979695		0.14435456504535732	4.9902650791207974e-06	4.181524270201307e-06	5.709094079691529e-07
34	RO	estado	0.9765391387597385	0.6862662077622135		127.05754330006303		0.4095142363168143	2.2003421340795555e-06	2.93165303068468e-06	5.0337384296824554e-06
35	RO	estado	1.360546175379352	0.8223027588694042		111.6093510874161		0.37941536232123413	2.1710875554949554e-06	2.431369313678826e-06	5.800496236211518e-08
36	RO	estado	0.8963168466205614	0.5647171677697429		125.59982014058212		0.528905744854038	1.0301250391934805e-06	2.7187990837145814e-06	3.2498322327932597e-06
37	RO	estado	1.742894089975854	1.165414855554577		122.79636648406968		0.13119042845151457	4.480499516542415e-06	1.3435905246132106e-06	2.06613605451684e-06
38	RO	estado	1.5680245001871709	1.0332391112991408		121.27779453103017		0.1938101327621872	5.247245860528813e-06	1.3599063037106532e-06	1.3614238254484022e-06
39	RO	estado	0.9199912410503988	0.6237169761960473		126.01062603862626		0.4723828036167221	3.467784550050989e-06	1.3547036798216264e-06	4.458390233461647e-06
40	RO	estado	1.9809721451781093	1.13970613891811		110.77701276288148		0.18665062178284272	7.312820577249616e-07	1.4059657943605268e-06	7.068961647442845e-07
41	RO	estado	1.4125813305153556	0.9696139318573913		123.18735219792129		0.22791417251285798	4.04644566213292e-06	1.6641733386272073e-08	2.433609562429425e-06
42	RO	estado	1.9201723508675195	1.1921106040020042		116.57332950415956		0.1562917687499279	1.5194537303855206e-06	3.536303393634914e-06	5.514529941553756e-07
43	RO	estado	0.9398521687134468	0.594169643313955		114.97375613883652		0.5917522197262749	2.9467032673056965e-06	2.3438656394536883e-06	7.374472546684026e-07
44	RO	estado	1.1623583375581759	0.7642076295589989		126.98107217045748		0.31159792333755465	5.318061798039911e-06	2.1094210948942056e-06	3.149132365714223e-06
45	RO	estado	1.3468586804129181	0.8781829656139811		121.68519667183064		0.28266803831904025	5.414229340160491e-06	4.048692112330168e-06	7.579888973801205e-08
46	RO	estado	1.4279606864829535	0.8991294382279136		126.03720310204034		0.22677854674141484	3.7994702932377998e-06	1.6257713725570596e-06	1.8272104247666334e-06
47	RO	estado	1.3564237375056623	0.9103173515423864		126.01248856968999		0.23687692112984665	3.1507473645954155e-06	2.8950176328076623e-06	2.5498010337674978e-06
48	RO	estado	1.1893650373659983	0.756988505814978		125.66294550543832		0.32726374778432654	4.638497486677924e-06	5.517472429401813e-06	7.887973680162632e-07
49	RO	estado	1.0260784953271012	0.6909303310902347		121.91076014032048		0.43179820200382935	4.750535142916877e-06	1.7146555666246193e-06	2.1483002144543163e-06
50	RO	estado	1.5333529851566337	1.0307007420346859		122.97370209960741		0.20116103869126056	2.681666932009572e-06	1.544224381620948e-06	1.8103941357424986e-06
51	RO	estado	1.608517536695886	1.0467323888475766		123.02603434950413		0.17906633983886114	1.548821909709513e-06	3.439327895342885e-07	2.2493885161151663e-06
52	RO	estado	1.0720549485048967	0.7362627273746706		125.31974718604107		0.3790132104171624	1.8478939380537262e-06	2.6899640196613927e-06	3.035802156869498e-06
53	RO	estado	1.548810453714797	0.9715646384612829		121.05284474017256		0.22114352356271572	5.394813754256859e-06	4.0512239505118545e-06	1.3056591080046845e-08
54	RO	estado	1.3718029672232066	0.8934517652084787		121.99117946837498		0.27434109849287924	3.6031294939980187e-06	1.5900705799587622e-06	1.1721454593476151e-06
55	RO	estado	1.250099231577278	0.9081792048435036		126.96646710314945		0.24656357530141837	5.060025124192221e-06	3.828197779888081e-06	4.393363275704748e-06
56	RO	estado	1.8585171953008912	1.3464233435226596		120.69640518450515		0.10292412348088276	3.8892792644109985e-06	4.580083317226273e-06	2.0255420505770494e-06
57	RO	estado	1.5203038770110067	0.9650866570827578		112.17411910706554		0.26607540864306384	1.4661116582507884e-06	1.3240967858766251e-06	1.515081902679181e-06
58	RO	estado	1.10785488301774	0.7642019781928119		123.92165821650303		0.34918561089333583	5.283463518975212e-06	1.3942439437208744e-06	3.2869313291034023e-06
59	RO	estado	1.3690238204272962	0.9336328085944088		123.16559568684723		0.24712613103037256	2.970804426115189e-06	3.2052721897203577e-06	1.9233243774750547e-06
60	RO	estado	0.7726863710483178	0.5319971236683512		120.48286204494039		0.6538967286024838	1.6535630566648431e-06	3.221229946872748e-06	4.1186606630985965e-06
61	RO	estado	1.1704331010903735	0.746739966576381		122.11880519054685		0.3638173081411381	5.304338314921357e-06	4.026882929175637e-06	2.5889836423800754e-07
62	RO	estado	1.5277812867037013	1.0011312513387278		110.90665368034932		0.2732136145223439	3.441448361324944e-06	2.2106653926180775e-06	4.717800611371811e-07
63	RO	estado	1.411915042773168	0.9320830109497323		126.84010535987312		0.2194723347278414	5.199862771523866e-06	2.4276463382571135e-06	1.7051330216203447e-06
64	RO	estado	1.0201171414902404	0.6827101550004798		122.23286037348169		0.4540726951397896	3.1869303934502344e-06	2.174839984273059e-06	1.3563771095671545e-06
65	RO	estado	1.3590297673087401	0.9443926447555542		125.69912131551058		0.23901909223714718	1.4504101205253514e-06	3.2074649540513826e-06	2.613590555707942e-06
66	RO	estado	1.2958562670630596	0.8540359203321243		121.87711113171231		0.293187569926436	4.263512003796777e-06	2.7100577889539754e-06	1.235935710436072e-06
67	RO	estado	1.4253192070551304	1.0438766116193616		125.82765287698648		0.19391144486635822	4.349638459449134e-06	1.70346228673527e-07	3.699612661909641e-06
68	RO	estado	1.2017586052743536	0.7990953113478682		121.61215294182652		0.327837379645884	1.7448120672266178e-06	2.507499634908038e-06	2.8228699002072636e-06
69	RO	estado	1.5690403471985306	1.0494559901428582		123.90723631274226		0.17909377391363357	5.322401460833242e-06	1.2675571166116766e-06	1.6741203896601698e-06
70	RO	estado	0.8418181086102979	0.5502053894092891		122.21767359506977		0.5941230158237771	5.547086978625257e-06	2.016945357008569e-06	1.6833357004714271e-06
71	RO	estado	1.6616604020297023	1.1027904717101704		122.0380817023149		0.16758522212070198	3.0916446746496313e-06	5.331618413813492e-06	1.027641662676099e-06
72	RO	estado	1.5295002592506042	0.9336288136311751		121.93497997599702		0.2399503764745671	3.4297292445129663e-06	3.2897249545913596e-06	2.1372608335425123e-07
73	RO	estado	1.137463709525357	0.7521144209070094		127.41540546946032		0.33832464271693585	3.602457029404572e-06	2.3846187934866377e-06	2.3424939943566865e-06
74	RO	estado	1.2619371149669878	0.8843726694872356		126.45882057377864		0.2677283484661508	3.6955453544061044e-06	2.2734431859337814e-06	2.9501144541109465e-06
75	RO	estado	1.7165632596348255	1.124917703144706		115.90558901618783		0.18408342725106797	2.20798554795309e-06	1.793044887692473e-06	1.2732872591371484e-06
76	RO	estado	1.098522275883268	0.7414018912646559		116.38156312011861		0.4282070517032515	5.3400967195879505e-06	2.5494380988256153e-06	4.1489454788079553e-07
77	RO	estado	1.7074772435506915	1.0288811323275524		116.1861461156916		0.2103723004682087	2.202882094180004e-06	3.66468667115677e-06	3.5585485589754034e-07
78	RO	estado	1.0639764827285425	0.737553006489499		123.06772365685855		0.39234720693853814	3.3718060131815583e-06	1.3006225143804245e-06	3.213596320316168e-06
79	RO	estado	1.4783490213697847	0.9709836907932433		122.16862989321862		0.22206301230355102	2.510553604348077e-06	2.7082070767146654e-06	1.720989384939256e-06
80	RO	estado	1.9357042258387034	1.2415546670440918		125.92061943523993		0.0899839886975699	4.652569573657288e-06	2.1818081715231967e-06	1.5285041214924875e-06
81	RO	estado	1.4951872851768369	1.05221938681989		121.16242550271838		0.20369463969655383	2.4605063140239954e-06	2.2888627033105254e-06	2.359331251240663e-06
82	RO	estado	1.3340826919133064	0.8774453116661569		127.343132713625		0.23716647428410007	4.72761074214416e-06	4.144865022477053e-06	2.3279164864600423e-06
83	RO	estado	1.4763041829032522	1.0643285040195247		122.12923208142143		0.20447934439171941	5.00361531164211e-06	3.9110412056699935e-06	1.4508146519830413e-06
84	RO	estado	1.1109994652254596	0.7924647626900349		125.8123322191425		0.34003813878396	5.174237457113032e-06	2.4090613853292145e-06	2.7898977016056093e-06
85	RO	estado	1.100574960123511	0.7256990015860155		120.64420400846255		0.3940846581340955	5.388201804078412e-06	2.024077425889457e-07	2.2951910257235965e-06
86	RO	estado	1.09517405041577	0.7384936623591906		121.63317722802985		0.3975091526557424	2.5111822757723085e-06	2.4742791691391712e-06	1.9345620706452175e-06
87	RO	estado	1.9344681873069298	1.274835515812432		125.30751438115227		0.08695728684997782	1.934785945943822e-06	3.332812362979202e-06	2.167145226494495e-06
88	RO	estado	1.4057043888427976	0.9246341173106235		127.36378751712748		0.20920409139643667	4.258131128812925e-06	2.780510577838038e-06	2.6854569071866933e-06
89	RO	estado	1.262380998640673	0.8527417900618418		125.29677429419466		0.28138914058418035	3.6709582918710066e-06	1.1712541401664185e-07	2.8096736208951804e-06
90	RO	estado	1.2822000837432177	0.8142100708711217		125.97846069954241		0.2790497829643885	4.613241783645225e-06	4.099321693495868e-06	1.4181092394092503e-06
91	RO	estado	0.9656436037147593	0.6222188124335213		122.91900795308227		0.4916077863616267	4.119242750178285e-06	1.592007155585591e-06	1.6309128462453375e-06
92	RO	estado	1.325104771198933	0.8574913909564763		111.06392418955343		0.34803467681350525	5.3169535949754915e-06	1.0724612968624291e-06	5.763857517674641e-07
93	RO	estado	0.8126652323318446	0.5289438840482745		123.14225125239584		0.6231806088713682	4.897060489164569e-06	3.0338874090120256e-07	2.8864795412723355e-06
94	RO	estado	1.0023117635037246	0.6961338230881566		127.81666053067788		0.3961131148602933	5.5301148302105466e-06	1.8248456880746403e-06	3.7244209697070087e-06
95	RO	estado	1.815149901946299	1.1869496988592092		123.66269340552357		0.11246935955391031	1.2969967903737584e-06	1.182841310563703e-06	2.782521998058442e-06
96	RO	estado	1.3740779005223165	0.9428674668668466		125.09889562742485		0.23449814959186308	5.554775888798386e-06	1.592494785017216e-06	1.954461962778608e-06
97	RO	estado	0.8457194369750484	0.5729206013535536		117.24281650252578		0.6189832412887638	4.380001898175997e-06	3.280227322743446e-07	2.723204379211816e-06
98	RO	estado	1.4234883337742055	0.9675798372071457		122.32020895685814		0.22522709511794534	4.793691624269762e-06	2.585339200291119e-06	1.8794722572944318e-06
99	RO	estado	1.1465082364962078	0.7219943650465942		116.45662435215706		0.4333437956962654	3.621114001745015e-06	2.742904335968487e-06	8.788080763928793e-08
100	RO	capital	0.7411479769696615	0.4255092711548592		127.86450201781174		0.6858774954537575	5.465530757396867e-06	8.247873495499451e-07	1.4077162406529183e-05
101	RO	capital	1.2849111150756056	0.814117120102783		127.12596051737661		0.2646948369788713	1.3202274572034112e-06	1.5378433630307728e-05	8.064130837942649e-06
102	RO	capital	1.7564682992862244	1.1163656695797888		125.86752623251552		0.11729021517590982	8.13887987891298e-06	1.2026306921704384e-08	8.428396139969687e-06
103	RO	capital	1.5088505026681072	1.0246180178135116		125.16805338961943		0.19197375632120614	7.398459485807041e-06	1.2543156545059212e-05	5.2411286288889015e-06
104	RO	capital	1.3333245397172848	0.7746916779201952		125.13806902085734		0.2964468717927936	9.023067038759721e-06	7.948493095045699e-06	2.066561268211441e-06
105	RO	capital	1.5139858792374072	0.9215999921938632		128.19642952536284		0.19813069961909957	4.624111877460313e-06	1.0199676519135127e-05	4.673858320411747e-06
106	RO	capital	1.0517288230955417	0.6439880195919327		121.81168573663322		0.457530975393901	2.5613113921882033e-07	2.327130990234376e-06	7.710288545266828e-06
107	RO	capital	1.6362220110841557	1.1007520558290849		122.40586332388119		0.1716681085099661	8.716820640164851e-06	2.7256342111484437e-06	4.949174670487632e-06
108	RO	capital	1.3633472034716065	0.858524689560213		126.95222830864454		0.23668924674844752	3.3342010652038395e-07	1.7999425102616636e-05	6.970841615570822e-06
109	RO	capital	1.9572395455782372	1.1646753609823455		120.51660242946765		0.12936262333721238	5.6645788736961856e-06	1.6064930742242257e-05	1.2857892261337483e-06
110	RO	capital	1.2642213478282798	0.8051359305578045		125.36664097996119		0.29488160821393233	8.719215713090206e-06	4.324335583762298e-06	5.961007778837675e-06
111	RO	capital	1.171954437406352	0.7236521878693527		121.91639531208799		0.37395118869418015	7.614185511460943e-06	1.21313509522769e-05	1.7638000438201517e-06
112	RO	capital	1.3836854529571911	0.8530910751143889		127.31008778787574		0.23336213296835687	2.540814823138154e-06	1.1693142426898601e-05	6.727687019533674e-06
113	RO	capital	1.8681314987355093	1.269802392989841		127.29919363003881		0.09152338805487964	3.303260976318913e-06	3.9409715901952586e-06	7.664362260255977e-06
114	RO	capital	1.5733662209818953	0.8949611611413054		127.53572994436057		0.18571784662739022	2.457961011880317e-06	9.978404374757966e-06	5.2077165170296764e-06
115	RO	capital	1.3145195620933792	0.8926106415968028		125.97588046192156		0.2664901654021685	1.0174182594124126e-05	5.5842495564146375e-06	5.05006805531605e-06
116	RO	capital	0.9898641663891257	0.6028569689550591		127.73076553721793		0.4321625017765801	4.204142993246166e-07	6.051990311092324e-06	1.1690133978274206e-05
117	RO	capital	1.1967379813316772	0.7498435854516263		125.50468314278619		0.33955574156138113	6.323381295457561e-06	5.988674057497599e-06	4.4781359148436414e-06
118	RO	capital	1.1397508282416595	0.6753597536815714		125.57893735410244		0.37987450515276233	1.0779921193239455e-05	1.7102304026058616e-06	4.465633537053045e-06
119	RO	capital	1.5934892810520065	1.1117598598519025		126.24513740349938		0.15594343436251124	1.1001813561077891e-05	4.5341334950808285e-06	7.150510529833646e-06
120	RO	capital	1.1013133183669943	0.7072850685515567		127.19059514544496		0.3594243838016778	1.7425489478755322e-05	1.1056870215360426e-05	3.7761136947854825e-06
121	RO	capital	1.4732312478145226	0.9369983526004803		126.19183811642532		0.2056670375279455	1.3970034450300892e-07	3.848545925286566e-06	8.568095523609174e-06
122	RO	capital	1.2428511293743654	0.7911444825682532		127.17633420303821		0.2923902240447512	2.259285076707057e-06	7.968262474808073e-06	8.287240723030363e-06
123	RO	capital	0.957010746200229	0.6236599175132713		127.59419895513129		0.4485325045429587	4.0001745890183174e-07	1.661208162319562e-05	8.670925255404271e-06
124	RO	capital	1.638411397373168	1.0154809920246937		127.9413598149427		0.15780316048175577	1.5001062934342188e-06	9.336102213260239e-06	6.152519562516622e-06
125	RO	capital	1.4381137292081596	0.8892263557188296		126.58728022540194		0.22130246902364872	7.100776657669429e-06	1.0691973299091953e-05	5.070592889881027e-06
126	RO	capital	1.6656366767411661	1.139983751089783		127.73519158983001		0.13743099153452148	7.844361612117076e-06	6.976813756075761e-06	6.515918423122929e-06
127	RO	capital	1.0702468038553605	0.6646337324647162		125.2460581914043		0.40292142436948114	4.045548699125288e-06	3.142283511351819e-06	8.869891802997686e-06
128	RO	capital	1.4742272473059121	0.9248325043969244		126.08139220373467		0.20466337123256922	3.0068606871417147e-06	1.0626901970663346e-05	6.989409922842175e-06
129	RO	capital	1.250933682812514	0.7965785896389865		125.56492093950753		0.3016968201613619	1.2783643937439879e-05	8.24508568119975e-06	3.654517365299826e-06
130	RO	capital	1.0659925027829724	0.698323713798132		125.99810221730937		0.3821600933659835	1.0626160823047663e-05	6.815451288145456e-06	7.410412538425364e-06
131	RO	capital	1.3309476522443868	0.8632049084377398		121.24489048697102		0.3005322292689643	7.802023868045941e-06	9.842550935002445e-06	2.187378307068408e-06
132	RO	capital	1.9495911149904548	1.2620453185367548		124.6633313412926		0.09462741127902086	1.802431517824925e-05	2.266638820778155e-06	3.1999936119736988e-06
133	RO	capital	1.4011777222361472	0.8304267490388512		127.19828352842285		0.2355725246715588	3.275540261177272e-06	1.6788682846931552e-05	4.2858464890196225e-06
134	RO	capital	0.9173899763566858	0.5514504231250013		127.38293882643174		0.48633695852229214	7.800134983051268e-06	7.482917008007127e-06	9.92872813240179e-06
135	RO	capital	1.2006973251975894	0.7716759993488067		127.44139236232039		0.29805906259213677	1.419566837701235e-06	8.334426849377672e-06	1.1122070790835274e-05
136	RO	capital	1.0946611431796316	0.6845820359574771		123.82629263534234		0.39612297779801864	1.7653805835353261e-06	8.922751670077695e-06	6.663650651463315e-06
137	RO	capital	1.6402346947819542	1.043239581339826		127.04963354383321		0.1535506345762313	1.5114273472623062e-07	1.058193212061331e-05	7.209202032020683e-06
138	RO	capital	1.6548494005880217	1.1082251269816534		126.81645622978154		0.13613846693778406	1.4556170098841585e-06	6.514103041890829e-06	9.312715685286613e-06
139	RO	capital	1.27178783381042	0.7404887031560166		125.63194767603134		0.3158981716826667	6.613030423952636e-06	9.215119238559606e-06	2.70884662610767e-06
140	RO	capital	1.6004605458563215	0.9591666382230478		121.6056722825746		0.21144819312229546	2.8698860762586154e-06	4.264597888334567e-06	4.2676648381421215e-06
141	RO	capital	1.0091023912582195	0.6604172442806662		122.1980116768399		0.46571802996500283	1.1269295884121391e-05	4.908365026424911e-06	3.668431028187965e-06
142	RO	capital	1.4674988446070611	0.9212241643711135		126.45000986310089		0.21539944594729316	5.514766868532189e-06	4.968962060791398e-06	5.714847742668584e-06
143	RO	capital	1.5352822826992376	0.9278208774217518		126.7262670821769		0.1908581506049023	1.3888003996735316e-05	1.4268574013530433e-05	2.8273527403871643e-06
144	RO	capital	1.1925676727413963	0.7119249086092525		126.80721026590724		0.3433169441101183	1.0881857697233584e-05	8.960734669904897e-06	2.0882975787823737e-06
145	RO	capital	1.5455865360515364	1.0142811139182408		125.48868422794129		0.17165211093354993	4.6974216019337226e-06	4.671829212288886e-06	8.938762111959364e-06
146	RO	capital	1.4584709708346963	0.9066140141415605		127.03291445198043		0.20356268778437211	3.26722069752095e-08	8.958281665932873e-06	8.601362390604468e-06
147	RO	capital	1.4938978870789528	1.022935164887864		126.33680909214087		0.17854396919985444	8.67394582843972e-06	3.25844941346962e-06	9.784109338562267e-06
148	RO	capital	1.1595656955130338	0.6707780774637491		126.96206746169446		0.34984772411938636	4.001936427706666e-06	1.459975336230353e-07	8.769295862862625e-06
149	RO	capital	1.3635178231094005	0.9013274267938067		125.95396374779615		0.23987243340237954	1.6329066080176127e-05	1.1630890694160615e-05	4.007796035554267e-06
150	RO	capital	1.4205294069027077	0.8952239647507878		126.65901630508257		0.21376079802389436	8.496369949122136e-06	1.468751530237938e-05	6.047197245122816e-06
151	RO	capital	1.3876541088286407	0.8417092781279564		123.10576307320434		0.2835453910064119	4.262807106457789e-06	7.609681912271856e-07	4.833715831180462e-06
152	RO	capital	1.4826171681529832	0.8781100636134166		127.05075658908144		0.2033282434583179	1.0156818083711477e-05	8.730315551343984e-06	4.850638895854264e-06
153	RO	capital	1.687012730490677	1.1022191661517076		127.02064510858085		0.1389458160463792	1.1021745714530273e-05	9.46938751219266e-06	4.684203390043889e-06
154	RO	capital	1.938183193740808	1.236346984296594		124.68353812431349		0.10461203087005444	9.813044768734895e-06	9.332044088226323e-06	2.8780339488604213e-06
155	RO	capital	1.2892638537455323	0.7843486705821026		126.96772099744744		0.2891625295019729	6.741647692844613e-09	4.647936088173046e-06	7.234749913781914e-06
156	RO	capital	1.5028969481599495	0.9076189450084036		125.98222697427899		0.20622042084918868	8.21520571027503e-06	6.395067950681664e-06	5.041198606132386e-06
157	RO	capital	1.2216760515547898	0.8073314460372919		124.59962894696912		0.3132869718615458	2.32869672954365e-06	2.7726484380045055e-06	8.641969533212297e-06
158	RO	capital	1.4365546223913601	0.8319949673079653		127.19140139584016		0.22618430771237194	9.994609938953478e-06	6.095670997695873e-06	4.7546095117120105e-06
159	RO	capital	1.5097412754415127	0.9802235763426485		125.80270088616159		0.1946245566453082	9.41913971422129e-06	5.820610675372012e-06	5.797950082352577e-06
160	RO	capital	1.5430032065245398	0.8906252230300288		125.50209188273516		0.19946194750101276	1.1576472379349765e-05	7.4198311450991345e-06	3.970096556996827e-06
161	RO	capital	1.0768153662561284	0.6417915649510376		127.26834470047903		0.38461313290323756	1.40252250710553e-06	1.3175198330637336e-05	7.0578114819778056e-06
162	RO	capital	1.8196279520447258	1.0155409055172546		126.77364584634023		0.14246296808169354	8.642141727694135e-06	9.74037408871869e-06	1.4130615097482114e-06
163	RO	capital	1.182496868777159	0.7837441224835926		121.78013735701666		0.34845822809399407	5.953249884083737e-06	1.3785421740390687e-05	3.976660544352311e-06
164	RO	capital	1.1027279460465154	0.6834208284508059		127.43901236702588		0.36576976909990816	1.582545418201044e-06	6.42552802623247e-06	9.840575317416673e-06
165	RO	capital	1.1633814037124732	0.7876135412769041		126.51648632012007		0.3255022755364836	1.0121072215750597e-05	5.411915931509926e-06	6.988329851593252e-06
166	RO	capital	0.9219583588676451	0.5836816432247863		125.70151575697315		0.5125174650014601	1.6197638020267539e-06	6.451938284972563e-06	8.974996711507744e-06
167	RO	capital	1.5957144415679931	0.9511826701500935		126.74619600634908		0.18284361671319907	1.605865992923578e-05	4.266532911830295e-06	2.354695003503363e-06
168	RO	capital	1.9458496665462375	1.1030205667618882		126.62104969123956		0.111557703774853	8.070365500501032e-06	1.8626311806019558e-06	2.985563200892688e-06
169	RO	capital	0.9434327397168893	0.5982533320572258		121.74564850436826		0.5176823871786969	1.1992600611846868e-05	2.1126071590630325e-06	6.4773811755847086e-06
170	RO	capital	1.157810123788051	0.7229856869233824		125.3001299844846		0.34940955811126834	7.571570736954638e-08	3.914593978092885e-06	9.439474981589454e-06
171	RO	capital	1.0823744065072265	0.6697015645427767		125.869765047991		0.37860116071057237	2.434693632350434e-07	8.893423405695361e-06	1.0412604802249138e-05
172	RO	capital	1.1407142581360679	0.6666537888977614		128.60463868198363		0.3525521410053732	1.3899319062638672e-07	8.61351669379516e-06	7.893304250376377e-06
173	RO	capital	1.2336420810744366	0.7757563653666508		126.84945109366545		0.3000138658241195	5.308044473034317e-07	1.1545335753025045e-05	7.218902055050607e-06
174	RO	capital	1.4803187363203707	0.9766246654121014		125.55274013385275		0.19708256804853386	1.3632458991700842e-05	6.4322069842832986e-06	5.620756386416351e-06
175	RO	capital	1.3286548627498629	0.8092510023644178		126.85443005421742		0.263013572421922	1.921726592591906e-06	1.5331300583751645e-05	5.323959922665125e-06
176	RO	capital	1.592613283991228	0.9966237882414106		125.41885457405512		0.17594229225080069	9.06951740654557e-06	3.5187957945081773e-06	5.607609045042701e-06
177	RO	capital	1.3523876675232058	0.857496920261946		126.18147681252755		0.2513216009119485	2.3609937990688062e-07	1.2973231182848929e-05	6.385751636166565e-06
178	RO	capital	1.2140384688732184	0.828063668418392		125.24261909660643		0.2952906521155831	1.0128358506424246e-05	9.996082530437288e-06	7.208145824528306e-06
179	RO	capital	1.447187939298814	0.916402443067342		127.21764395201183		0.2164887861962745	1.4319051364077332e-05	5.8152966195400205e-06	3.819584314016946e-06
180	RO	capital	1.9003981481201166	1.1949823030353166		127.30572169872478		0.0973585282088782	2.0018533368905463e-06	6.7574929908792374e-06	6.065444243736621e-06
181	RO	capital	1.370582749597553	0.8863696975974577		118.78938015201118		0.2908228451977412	2.3019406047771017e-06	4.2611639723511105e-07	6.371743551141191e-06
182	RO	capital	1.5323662196537595	1.0194969173314405		126.37316567872796		0.19281432811607802	1.405775082170746e-05	1.1266133700167928e-05	2.2214879402574545e-06
183	RO	capital	1.808013065013803	1.2365830154824178		128.2727025770164		0.08890876542948438	1.2541349016008949e-05	1.7913096093039477e-05	7.659179755166727e-06
184	RO	capital	1.508478018737861	0.9073472567164345		127.46078239223104		0.19648716925042237	2.2968452743635158e-07	1.6310266921679487e-05	5.89030513601919e-06
185	RO	capital	0.9947431432189903	0.7179894042952673		127.41838150910527		0.3705676949608588	1.1948311318631144e-05	1.2094920941569623e-05	1.817753930377719e-05
186	RO	capital	1.5709682266488403	1.042752697480342		122.74073005254722		0.1914627507546387	5.811343995926932e-06	1.6436186883099377e-06	5.9550620305029365e-06
187	RO	capital	1.3075226232583075	0.7503208069371042		127.32895832013428		0.26922614314098514	2.6309214344960726e-06	6.814582023766403e-06	7.957911253869702e-06
188	RO	capital	1.4272459579477492	0.974596176778523		128.698993480929		0.19914826630795884	1.2069016449441141e-05	8.042983490949645e-07	8.442083704674341e-06
189	RO	capital	0.9478139054504436	0.6162659493453796		125.64622984670078		0.4691152023922519	8.635591136619167e-06	2.667437992213148e-06	1.0467438211269597e-05
190	RO	capital	1.4872401983082182	0.8545074514947756		125.99254815829016		0.223773120873528	2.074395155746145e-06	9.547829870499488e-06	4.724826561740271e-06
191	RO	capital	1.081250109675369	0.6989357337908895		122.47852729605479		0.41834962826095506	5.258598538288983e-07	1.0063623120452167e-05	5.6315619370119295e-06
192	RO	capital	1.5482813006297484	1.010796436457469		120.74613198540548		0.20831404758186323	1.2185268569867266e-05	1.0902763645818931e-05	2.6209187074935525e-06
193	RO	capital	1.482449194987296	0.9747647168757203		125.19389185411664		0.2042148034917309	1.3554004054981404e-05	8.762277127286041e-06	4.298393478498153e-06
194	RO	capital	1.3696731846913188	0.792821454834966		127.43119825784107		0.24602598564070183	2.587098596192438e-06	1.6000516790099375e-06	8.638698872175706e-06
195	RO	capital	1.6838584356703103	1.0731090943504495		125.67499362905166		0.14946458601408025	2.265574988607465e-06	2.6295198989879085e-06	6.679507741928742e-06
196	RO	capital	1.9105970333217195	1.1492270779480376		128.6824592730496		0.09008367452686389	1.3525065317181609e-05	1.2298553358108084e-05	4.059193226314899e-06
197	RO	capital	1.2399004429611062	0.7964601664262708		128.0448970748064		0.27925433691668566	3.6404668487155228e-06	8.461551311897423e-06	9.486178863564963e-06
198	RO	capital	0.8220813476944253	0.5289303887104826		125.60666047968648		0.5932739411883143	1.6959730698207254e-05	1.5183116991666158e-05	4.548856090975597e-07
199	RO	capital	1.2713959536127906	0.8696272737553665		125.66318187526254		0.26519651016245926	1.1086259918111167e-05	8.76856557174443e-06	8.072040577698784e-06
200	RO	interior	1.2083641583955276	1.853010271447494		138.51856719703053		0.18552579516482398	5.415323552828097e-07	3.879401025467883e-06	3.983065899042097e-06
201	RO	interior	1.0910262282317782	0.7741810087667962		107.80359464743566		0.4020428648128395	1.6233745746237016e-06	4.967332408273174e-06	8.108721956211083e-08
202	RO	interior	0.6037514914499065	1.7397586770868831		140.7726065191975		0.6125607636767566	3.940486553307665e-06	6.819782802053679e-06	7.661845460833687e-06
203	RO	interior	1.5939944188715502	1.1411954282618024		117.71228094987771		0.17377735081249307	1.1449394757542688e-06	2.021267031489532e-06	6.541129943405061e-07
204	RO	interior	1.1359069818097491	0.8805743562529765		119.22568768529514		0.3290518312695868	2.4603835054452585e-06	1.18807094843622e-06	7.585743316301645e-07
205	RO	interior	1.3244721773043513	0.8613635152940599		119.64967285282697		0.284799498585786	1.4920113367093794e-06	1.8096033370313423e-06	3.757384425765236e-07
206	RO	interior	0.6484243774421596	1.5577821371038696		140.28366267041469		0.5685112989764342	1.2787493457113386e-06	4.543581788151414e-06	7.90788008965027e-06
207	RO	interior	1.8565147923313892	1.3550579973799954		123.01499851261985		0.08803032349787553	1.6678205968827313e-06	3.4744573598953184e-06	7.002877577011885e-07
208	RO	interior	1.0773612859815855	0.9222390220302272		113.23256287423305		0.3343507243318832	4.885608512462e-07	1.2796172458405654e-06	2.1923842328124443e-06
209	RO	interior	1.0000208788632348	1.8261975629923346		138.39507438610204		0.2774710363433927	4.749262365829273e-06	3.4471592226190925e-06	4.151031375822484e-06
210	RO	interior	1.086581923827069	0.8995930761113271		108.87035765863865		0.3512062570777668	3.151978284293503e-06	2.55592319116187e-06	8.040754687156133e-07
211	RO	interior	1.8729096709693975	1.3846643603003086		114.75597525085483		0.10399647244941324	2.6000009341671665e-06	3.984277032504832e-06	3.308209918370116e-07
212	RO	interior	0.8570463623092004	1.5995425822442255		137.49288072246816		0.3382362111072891	3.2871897685250116e-06	5.531555511437009e-06	7.213166432119053e-06
213	RO	interior	0.7770189019299103	1.9539893481485828		141.49758354374885		0.45611227873805954	1.4798805843585132e-07	3.90005198680687e-06	5.667774242400509e-06
214	RO	interior	1.7153145126992357	1.2856845313007472		115.9130968596323		0.1435797619090048	9.787359100215533e-07	1.200508500626331e-06	6.538957688952542e-07
215	RO	interior	0.6011346496849383	1.338581003901741		140.34916350731564		0.6504608120568207	2.2322196595339796e-06	7.6137067800786784e-06	4.334436305817547e-06
216	RO	interior	1.1174135413437376	1.8842407882794128		138.21694156864882		0.21616177207332646	1.8938481307562103e-06	5.708260333118358e-06	4.7081694525453035e-06
217	RO	interior	0.910585858226417	1.5168998578375745		139.45339440164844		0.34529682902338704	3.101970579873446e-07	1.277719546353934e-06	5.462825628515038e-06
218	RO	interior	1.4996521763020174	1.0694666975947673		113.98996497458833		0.2133179499533274	9.452341633828282e-07	3.8135521429016556e-06	3.098080926942895e-07
219	RO	interior	0.9134858995956097	1.7271175721422427		138.1752921208167		0.32104885937978567	3.813001729787249e-06	1.71979778279857e-06	5.667579496410797e-06
220	RO	interior	1.2293059545567244	0.7772899188072315		112.81665636869216		0.432529459502502	5.033172322199793e-07	1.756615956872948e-08	3.402875963214603e-07
221	RO	interior	0.6291662120126067	1.7472173910097006		141.18673466696112		0.6542429836501791	8.819347661163672e-07	3.972890632950733e-06	4.274145541337565e-06
222	RO	interior	1.0573570910704166	0.7319800361074394		117.67795494611612		0.40282516914299826	2.3963484819433307e-06	2.374032263704953e-06	3.553524224117474e-07
223	RO	interior	1.5088323485902881	1.07762222473705		106.37784408922491		0.24756057303949824	2.426772124788911e-06	1.680932980057817e-06	1.165885180328809e-08
224	RO	interior	0.8887407878170346	1.485353470703826		137.93528094622445		0.347417969258765	2.819850258612759e-06	5.985501234299939e-07	6.333772069004085e-06
225	RO	interior	0.6627307524054566	0.9717668977122615		137.6189121719716		0.5560257378809578	3.7299851424589364e-07	6.356666823634453e-06	6.54099847816886e-06
226	RO	interior	0.8469170404728263	1.5714710217093981		138.46532054634966		0.35995887331780096	4.5775790346617004e-07	4.359279338542273e-06	7.702326172026415e-06
227	RO	interior	1.2776400599410254	1.8761688231483693		138.2893458385077		0.17200917701419124	4.964319909650435e-07	3.0158477564281955e-06	3.371774312557076e-06
228	RO	interior	0.7668028915604246	1.5906856069278794		138.7461024986338		0.4508120583975059	2.272142594778999e-06	4.02618849347449e-06	5.065707852283072e-06
229	RO	interior	1.4015291460678045	0.9167731309692412		111.4368008233062		0.27557654048107005	1.2355729768142162e-06	3.0212119414953482e-06	2.588357581099858e-07
230	RO	interior	0.6381375932690763	1.6899258012389238		140.28555758797415		0.5867112363882716	3.910151430385325e-06	4.702961536118263e-06	5.9747632708953756e-06
231	RO	interior	0.6971992935936273	1.2108231505057894		138.50711674353985		0.5179721945100861	1.2659915382237876e-06	2.800919957606207e-06	7.005462883231241e-06
232	RO	interior	1.6812720529538332	1.4262230880085343		106.91049924605478		0.12174394645352592	4.120038070780646e-06	4.448395159540293e-06	5.431911294750301e-07
233	RO	interior	1.216016194217318	0.936323157817127		108.09827535559782		0.30803569270731895	4.829313363922268e-06	1.747787817069138e-06	9.814767347239323e-08
234	RO	interior	1.5243799969232585	1.0996948258128822		116.92321144523373		0.19818845878848468	5.728689104301187e-07	1.829876681080701e-06	7.461977739027415e-07
235	RO	interior	1.4466199210688688	1.0711655263867077		110.47514057232416		0.21590040514206238	1.50949193780524e-06	6.330945795775539e-06	2.844081362959661e-07
236	RO	interior	0.9682065323895512	1.9166260744578065		138.58966631555595		0.2807653427660984	5.1517284422616466e-06	4.7804267578288e-06	5.004330833516323e-06
237	RO	interior	1.2892225062237443	0.8531345732965476		107.32833099592582		0.3627731460348537	1.1933116717306584e-06	1.5402741116155949e-06	2.578460327398338e-07
238	RO	interior	1.1625852540408832	0.7840834181179721		105.10184364542272		0.4116318228844373	1.916285113837311e-07	3.4127480000738274e-06	3.9696018524072217e-07
239	RO	interior	0.6732110746705853	1.977539798054839		141.1698402489537		0.5898454332475801	2.0698952230116573e-06	2.4876579027357276e-06	5.166758343613712e-06
240	RO	interior	1.176726797289517	0.821412546363542		110.2249018333176		0.35244723768557373	8.172196436707566e-07	3.9746993134870005e-08	1.8296448186145012e-06
241	RO	interior	1.395493475201534	1.0085933356852692		115.05194902218408		0.2310658760089539	2.4460106983714807e-06	2.8150411709199542e-06	3.600736590515407e-07
242	RO	interior	1.7743428572845001	1.240899371540268		109.51533738948072		0.17133807149174096	1.2282766092998115e-06	3.179124521781284e-06	1.5559029257825391e-07
243	RO	interior	0.8152246197711088	1.5671264913710428		138.22371722089858		0.3907313781576062	7.835209063868154e-07	7.3565956672192516e-06	5.215948372538417e-06
244	RO	interior	1.1831369091815327	0.8600734149857496		107.83214635346202		0.3829910113229357	4.536689481738908e-07	1.2780724731425185e-06	7.264504371501673e-07
245	RO	interior	0.6408588837831033	1.9823175060081102		141.48462736450216		0.6041216871714009	5.833005082566518e-06	2.6276012287110717e-06	5.011520536800756e-06
246	RO	interior	0.9635080476539288	1.7341943103762925		138.43242515938474		0.2943443902308538	6.083498015016336e-07	3.3936878581970885e-06	5.718310863539123e-06
247	RO	interior	1.0037611156278765	0.7854626117672316		104.84629354775136		0.4455842516996603	1.002745435602334e-06	4.701502804473802e-06	2.6357718733078314e-07
248	RO	interior	0.9656711806316295	1.8475706321807268		138.3628018672161		0.28737613998808287	4.210622665568532e-06	2.8591700908656306e-06	5.110206840776547e-06
249	RO	interior	0.76332985663153	1.4584407676031366		138.86228168842115		0.44206041953003766	1.8368526980596145e-07	5.828367574726787e-06	6.8985046371512715e-06
250	RO	interior	1.4925535085278527	0.9753744205258059		108.47376778533946		0.2606667606944717	3.290140188896697e-06	1.0667097618586776e-06	5.155815451012633e-08
251	RO	interior	1.1752610917247441	0.7229207342241535		109.18946782491325		0.4433599297775225	1.802499253375736e-06	3.7441910816015745e-07	3.1711671372905043e-07
252	RO	interior	0.8689392736989204	1.7731194561021961		139.85662653882662		0.37703384607793133	4.405462988346615e-08	2.871049985043582e-06	5.543604098268565e-06
253	RO	interior	0.7141249950469609	1.5694192905662916		138.91087413306968		0.49406416531159136	1.2602253125708627e-06	7.659688079168859e-06	5.0941746300029925e-06
254	RO	interior	1.1551314069437988	1.7872169118931411		136.24542785571938		0.18473387526296306	5.519830069382723e-09	4.515033410744938e-06	6.222176719696228e-06
255	RO	interior	1.1613872997011954	0.9154590286634381		110.84317719413947		0.3147389524910983	2.428565002939015e-06	1.4739732594167655e-06	1.3241914635428075e-06
256	RO	interior	0.7261012307353502	1.7762406389582683		141.17720659732976		0.5300860589408275	3.4544750139129876e-06	1.1863881884046593e-06	3.7284240074968226e-06
257	RO	interior	0.9314367592076891	0.7003689923681953		107.98111891306237		0.5323320926996526	3.4089893926240396e-06	4.4730481916424366e-07	4.396054808537215e-07
258	RO	interior	1.1310942970575342	0.880989010400636		119.91976454955291		0.32766956071970055	9.29704307760934e-08	2.736713990691297e-06	1.1361773651686519e-06
259	RO	interior	1.3794728201974424	0.9337311969936095		110.42235246204298		0.29576557593293107	7.0255849528383e-07	2.2931774422186108e-06	2.841359140608551e-07
260	RO	interior	1.3352190885845725	0.9816352563293818		105.54302643934471		0.28529489600311236	4.530394373855615e-06	9.75359236979984e-07	1.6822031098367817e-07
261	RO	interior	1.2576049049937714	1.033392020331524		109.20467737385088		0.27104431424416775	1.9604870019006077e-06	2.5444629707727415e-06	1.0392139352427753e-06
262	RO	interior	0.8607786548406705	1.9908709134893583		140.58898308119836		0.3672365487274806	3.644005193151596e-06	2.1907887233143595e-06	5.627418815856096e-06
263	RO	interior	1.7555036379954345	1.3290347700183707		110.06251474240133		0.1364425188327304	4.297514860849742e-06	1.4722185314752489e-07	4.2851770356281756e-07
264	RO	interior	0.6612995322105777	1.9930782647018852		141.03374932742344		0.5608025341069154	2.0407721014315594e-06	4.57128770862453e-06	7.277366818321762e-06
265	RO	interior	0.9360962714968636	1.4599034872913046		137.6516958695484		0.3061720821342368	2.2507058993179014e-07	1.7606008530688868e-06	7.025716703088846e-06
266	RO	interior	0.8143533778860751	1.4253226113117583		140.94024943132578		0.4226560341131786	7.529313011661501e-07	5.447654250931314e-06	4.799088398937216e-06
267	RO	interior	1.01733889827139	1.8823953259835826		138.23567523182996		0.2738216222959266	1.8679970266908659e-06	4.56130188041994e-06	3.7650747156930894e-06
268	RO	interior	1.479510145383587	1.0933069595080782		109.53601745626816		0.2264507649377009	3.950495644066701e-06	1.5605696411953324e-06	1.8316310574495793e-07
269	RO	interior	1.1475871417329178	0.7714171659872552		116.390735872654		0.35832300291554314	1.5593038774429872e-06	9.835587260260172e-07	1.02277505309945e-06
270	RO	interior	0.6434665732893564	1.362071034074897		140.01695440176977		0.5796408314629666	1.6836329158102077e-06	6.382662456884509e-06	6.8159890061642945e-06
271	RO	interior	0.6720307862341784	1.1632551056859455		138.2957495623517		0.5519075516049698	3.3614339960849885e-06	5.14716124825718e-06	4.645086442590533e-06
272	RO	interior	0.8685136311918188	0.6974855273367614		114.5248843460227		0.5193763388830498	2.2996393965245473e-06	1.8786416256027645e-07	1.7851693927137703e-06
273	RO	interior	1.0452532900157256	1.7374805042206374		138.53593730111348		0.2669484781646271	4.584758149474551e-06	3.3647027905346873e-06	2.4553322452332466e-06
274	RO	interior	0.8267014015364995	1.6230189908536214		138.359272198155		0.38204263811117506	1.8374568588374341e-07	4.840164664738618e-06	6.91059823689184e-06
275	RO	interior	1.1311010874384089	0.8322051677273159		106.09970503115079		0.3784917137779245	3.5038785365010925e-06	1.4576949839768799e-06	5.439096953419964e-07
276	RO	interior	0.6597715627859431	1.089802340060731		141.18660336661037		0.5622832868649141	1.0365599354809559e-06	6.240329310843172e-06	6.882370058824344e-06
277	RO	interior	1.1652779840937266	0.9776019955471957		119.77236539053453		0.29070416478453576	2.166883723078259e-07	4.491127482718897e-07	2.0931541561867562e-06
278	RO	interior	1.1880361915189421	0.8952654527676406		124.52430043589983		0.27657706640997876	1.2733127447021213e-06	6.136601755756857e-08	1.949282235224143e-06
279	RO	interior	1.1058878466066926	0.8558479275363675		108.18999535424012		0.36488544310365817	2.4790363470217392e-06	2.2573338218222955e-06	8.972869665955211e-07
280	RO	interior	0.7737902663414712	1.401980972407314		141.0032459698968		0.4461580757118127	8.947140924846672e-07	4.941641480122301e-06	5.821174501593409e-06
281	RO	interior	1.9499582278394945	1.3530015973341416		115.62933479818922		0.10901168566212932	2.801265794865339e-06	1.4311991843291963e-06	2.0969377885496283e-07
282	RO	interior	1.1212489523746554	1.7787109578303908		136.8814513099791		0.21241307599562037	2.180374427925498e-06	8.100725191661523e-07	4.842715016730096e-06
283	RO	interior	1.004210241418323	1.924786443204181		138.62427686562657		0.2539486658437551	2.6773445642155335e-06	3.5592595975131553e-06	6.513327111020829e-06
284	RO	interior	1.2770558647731778	0.808983664189621		105.50883085222034		0.3845358416228147	2.6646846912996863e-06	8.403366132899991e-07	9.588562046399802e-08
285	RO	interior	1.6451020001805887	1.3196303224815829		112.54976408972675		0.14916877331631817	1.8021412984823253e-06	1.8216009490819634e-06	7.185068694072521e-07
286	RO	interior	0.7217245351856907	1.974694637892618		141.38252325510794		0.5070732820066617	2.9905097746534432e-06	5.253706184614797e-06	4.089652452234036e-06
287	RO	interior	1.1785341059012289	0.8300571086983041		110.52361516136472		0.37310434218810606	1.2338995546083092e-06	2.7045602861283963e-06	1.9160539427227522e-07
288	RO	interior	0.7910211344781001	1.5677372596600312		139.60566945489356		0.48077561574706323	1.9430101517954765e-06	4.45341204216799e-06	1.504619498559803e-06
289	RO	interior	1.5369337178281026	1.095005456025776		111.84178401683644		0.2083015601993417	4.6593609361744155e-06	7.188048624819363e-07	1.300973078984747e-07
290	RO	interior	1.6796491035190888	1.1267132973466787		108.67475741173052		0.18665433686961558	1.935749714450561e-06	5.3030014256463915e-06	3.9912787249139643e-08
291	RO	interior	1.0007055363610786	0.7139455920962765		116.0155792535266		0.4554842373442868	7.561737921724774e-07	2.607555250483113e-06	5.212801568464468e-07
292	RO	interior	1.0583578081816454	0.8051210269407939		123.27554086788612		0.35272793995866725	4.395151357693644e-07	6.108477237364448e-06	1.317597416822983e-07
293	RO	interior	1.1684180734850074	1.9827366109081097		138.52883243264938		0.19397005350753796	2.685335511219867e-06	5.53955911028941e-06	4.281383526310087e-06
294	RO	interior	1.092357020156196	1.9811704928372718		141.30078146265012		0.2529873698183224	1.5331580146343493e-06	5.897410506931934e-06	2.701331987413848e-06
295	RO	interior	1.1416174903795444	0.8943623438571541		119.87134569477982		0.29910778446120756	6.69274533975781e-07	5.688058323763924e-06	9.207800746571943e-07
296	RO	interior	1.216650930506134	0.8792885331030715		113.46415981061027		0.31938004219314614	1.4081004061479387e-07	4.3830920248424804e-06	5.028757878298452e-07
297	RO	interior	0.8378723102118433	1.60514924499688		140.49929674177162		0.4089012510912951	1.918501480150062e-06	4.6339973965444545e-06	3.0657249789405546e-06
298	RO	interior	0.7768257511625972	1.9539625376271628		140.70483660702888		0.46901231349698164	4.602181941146281e-06	8.451131135208597e-07	3.563350551925339e-06
299	RO	interior	1.2815065190552584	1.057540536553118		107.72301401189011		0.2790019453785546	1.2141714403817212e-07	5.932051235548156e-07	1.5841748713043788e-06
