## Supplementary material for "Assessing the nationwide impact of COVID-19 mitigation policies on the transmission rate of SARS-CoV-2 in Brazil": seiir_fits_boots_RR.csv

	state	type	beta0	beta1	beta2	tcut0	tcut1	delta	e0	ia0	is0
0	RR	estado	1.6334918702915449	1.0336522534351897		127.60779425236147		0.11586906190401691	1.080006836666664e-05	9.0793578734203e-06	1.3674295735029645e-05
1	RR	estado	1.728220211579763	1.1992771093293637		125.80591322615008		0.09738091198009335	9.844883159087273e-06	5.604786311984333e-06	1.2277849707815864e-05
2	RR	estado	1.2849862767669178	0.8336948118111374		106.05692068993089		0.35131551506438347	5.673507126957157e-06	7.2570713223581165e-06	8.952429604141838e-06
3	RR	estado	1.0111784514884372	0.6638475283424086		129.15074653766473		0.36043439432751845	7.111827214398013e-06	1.5312735673432832e-05	1.5630845438578772e-05
4	RR	estado	0.7755231426994539	0.5118473071917307		125.22155799619954		0.5821866737528792	1.2863282179592932e-05	1.3504562769102329e-05	1.4957210249327831e-05
5	RR	estado	1.6247799150325326	0.9214820503705344		126.83176834539915		0.14410783333164828	1.1836959869525719e-05	7.344368635176639e-06	8.202186320708108e-06
6	RR	estado	1.7045013845976489	1.1562659489820466		126.34982157663173		0.09191478236537128	1.2016193057468193e-05	8.012458666497954e-06	1.5676815255474515e-05
7	RR	estado	1.4900926589638366	1.0349970868855054		125.77768477274942		0.15409399081046696	1.2754300391261441e-05	1.1065412376840544e-05	1.3860105454252677e-05
8	RR	estado	1.6721771559367482	1.0380269091389234		126.92155388520936		0.10873888043446221	7.445583873796847e-06	3.2689850603263414e-07	1.439365624966738e-05
9	RR	estado	1.4533164264185907	0.8717231024589184		127.1720332351463		0.17455262596251053	5.1111337030959596e-06	1.258615181529579e-05	1.419467540833377e-05
10	RR	estado	1.7130301359289657	1.1160039326758666		131.09089548322228		0.08422280353487782	1.0063157408061676e-05	5.404838252895733e-06	1.5584955482078693e-05
11	RR	estado	1.203538822828547	0.7506312585713977		127.81437460394835		0.2605063679983332	9.112959755301217e-06	8.23521124888192e-06	1.563822582952559e-05
12	RR	estado	1.2679072883994862	0.8382808483323758		124.7650434591695		0.24523180161538738	6.661211142712057e-06	1.2572202762992708e-05	1.4697542672950947e-05
13	RR	estado	1.4308725432341711	0.9639896055516523		125.71437664215196		0.1750165114455854	7.971191052212032e-06	4.668456224978121e-06	1.553795602170138e-05
14	RR	estado	1.3105320574872643	0.8769445110866967		125.97157412155464		0.21746828588964814	8.327627836484648e-06	9.151731854382282e-06	1.501917889838216e-05
15	RR	estado	1.0974229156918496	0.7087637952124797		126.6683393475864		0.3192443302592454	1.549075688468626e-05	6.591946791353117e-06	1.4951956756821299e-05
16	RR	estado	1.2048138819140635	0.7892693931611984		125.58229267729948		0.2660774962316214	1.1711780302362885e-05	7.66773749052374e-06	1.5817948104763946e-05
17	RR	estado	1.3141122440703337	0.8555137198452201		125.56570954032468		0.22105348727753682	1.0403114078259141e-05	9.790430469574768e-06	1.4965505857766826e-05
18	RR	estado	1.5910017786929624	1.0479556350899188		126.84316421134154		0.12400666824050752	5.354767605171943e-06	1.0809212017116912e-05	1.5241696769537977e-05
19	RR	estado	1.300083619255561	0.8384682036290282		126.09690217086974		0.22316679570723522	5.857919641940405e-06	1.4499477009047121e-05	1.5107765067454323e-05
20	RR	estado	1.2619241415020153	0.7866321652372747		125.87318722683696		0.2521822385417574	1.460005254535982e-05	1.5676677262855827e-05	9.672690582209581e-06
21	RR	estado	1.5603198230513955	0.9687854724457461		125.6307335670581		0.15555006829853635	5.964515806624688e-06	1.4199087195600249e-05	9.482605266827347e-06
22	RR	estado	1.6143631213600766	1.2209454421978225		124.858279107011		0.11095266639796861	1.0689535298741542e-05	3.169851418230838e-06	1.5512499194886633e-05
23	RR	estado	1.1632733454448516	0.6941445327298765		126.1616875700151		0.3001064983667932	7.677025376589926e-06	4.930426065078661e-06	1.551073284796597e-05
24	RR	estado	1.8624699500108701	1.2178836577955414		106.35754691604916		0.14468957818251885	3.592838463278669e-06	7.435301160313153e-06	8.805733521461847e-06
25	RR	estado	0.8538911874316186	0.5183788307701691		125.38752798840542		0.5047750569764287	1.2591030969490558e-05	1.490434662201357e-05	1.4545677096978021e-05
26	RR	estado	1.0515222073760662	0.6566593707134687		127.430352461579		0.3428449350138333	8.385428280015668e-06	1.3807464360562208e-05	1.561585652416426e-05
27	RR	estado	1.5079204892665077	1.0634776084100772		126.87641012133737		0.14251337924949034	1.2444479004890384e-05	2.652088498623203e-06	1.56536974079596e-05
28	RR	estado	0.8329148291526546	0.524048822400501		126.98940229888838		0.5288494654135308	8.19196137643949e-06	6.942744568342564e-06	1.573318137500133e-05
29	RR	estado	1.2916756331129238	0.8052675349021471		127.60777458496518		0.22642130603400806	6.845174231687246e-06	6.929603029441282e-06	1.5720546706161843e-05
30	RR	estado	1.313543792570121	0.879495833233641		124.58888098415429		0.22458469918371127	6.269785429861458e-06	1.1662199414363863e-05	1.4778908597892782e-05
31	RR	estado	0.8373491651551307	0.5218326021744977		126.70100894497264		0.5271319277952047	7.921635485586375e-06	1.2477420823495243e-05	1.4573978021292263e-05
32	RR	estado	1.381786350961739	0.87918229119569		128.78218972078417		0.1862109385732218	9.289159066876667e-06	5.4007758892156505e-06	1.531193877094647e-05
33	RR	estado	1.3820367293801685	0.8902651733003738		126.11746562775079		0.19793182173250723	8.04072427439372e-06	8.900379374195801e-06	1.317202463444513e-05
34	RR	estado	1.474841125483883	0.9205800992525676		127.77895916618378		0.15245539558889565	1.0296012541748176e-05	1.5465778820482015e-05	1.578187687233411e-05
35	RR	estado	1.488729735298331	0.8692276293858373		127.48316503869368		0.16231672614531228	7.410895724000115e-06	1.0375094683169772e-05	1.3682059862560262e-05
36	RR	estado	1.00270005824091	0.6144646900884666		125.85560026060621		0.3877381899755307	5.709031329653373e-06	1.4119527133002955e-05	1.5691811877385456e-05
37	RR	estado	1.7330026054210421	1.1009657340569432		125.87566929316877		0.09458424225798012	1.0517438687623494e-05	9.191845367031894e-06	1.3954711637374841e-05
38	RR	estado	1.0201701022544793	0.6564524256781408		127.60784998755398		0.36196602058270094	1.4835606057187028e-05	1.3757680747083812e-05	1.392380993537562e-05
39	RR	estado	1.4387340686088625	0.9348314249430472		125.83057256360009		0.17888542601672688	9.982564898066746e-06	4.8916682288753345e-06	1.326807206420525e-05
40	RR	estado	1.5325493224170195	1.0155464547151336		127.15737249879193		0.13874357933526119	1.1379591136747692e-05	4.713414760525794e-06	1.507528387843964e-05
41	RR	estado	1.758262352784832	1.0998098822744		125.39783161877493		0.11875510386490154	2.888142982717566e-06	9.22487987830699e-06	7.877960614097859e-06
42	RR	estado	1.4305361731921622	0.8213301097677534		127.45560769728493		0.18130613898258474	6.306448480549857e-06	9.666814152009688e-06	1.4693894844665538e-05
43	RR	estado	1.2851947684783347	0.7944154187929436		125.97412590677781		0.2331804987342756	9.628522765842349e-06	5.519936090264381e-06	1.5111560758553485e-05
44	RR	estado	1.7837799825575897	1.1656759522487796		127.28261657697075		0.08654703850067852	1.1080649536432567e-05	1.4469841208190424e-05	9.942372755691464e-06
45	RR	estado	1.06232209221323	0.6715606459224278		127.01572980164457		0.3398148414221682	1.4356592640651962e-05	1.2023365639317968e-05	1.4489113361032305e-05
46	RR	estado	1.4836697099961362	1.0900713795434194		126.1136039737281		0.14711815916946555	1.2504831674410959e-05	9.247029879050541e-06	1.537499527554739e-05
47	RR	estado	1.170089689373963	0.7657295772425637		125.54845236955333		0.28928125686290734	1.2584173583349289e-05	2.9356597599743673e-06	1.5106474165342365e-05
48	RR	estado	1.2540405316143701	0.8348225104663992		126.69170893486373		0.2426909160821208	8.408640160721756e-06	9.743269009075796e-06	1.4921648255733698e-05
49	RR	estado	1.7999606236230832	1.1146138149390654		127.1039744836376		0.1009173862771372	5.123974266764017e-07	1.2441514169994574e-05	8.853208943471911e-06
50	RR	estado	1.500764213449044	1.022985867656474		127.91923468326297		0.14911344019231063	6.393960655228196e-06	3.313988314873876e-06	1.4853165417229046e-05
51	RR	estado	1.638281449807279	1.110444442716004		125.87869655892871		0.10890446237372892	9.765653587983257e-06	7.215541216780461e-06	1.5690864969237227e-05
52	RR	estado	1.2098745244335478	0.8265419597867074		124.88342246674078		0.25836331839672216	8.552009451639225e-06	1.569282680776091e-05	1.5622593666352437e-05
53	RR	estado	1.3086820487690305	0.8837099000160699		107.52955000047798		0.2989333292003192	1.5095855718695546e-05	4.273026970125916e-06	1.1089487366704589e-05
54	RR	estado	1.1627512458807665	0.7531104969776561		124.86737637095666		0.2883309909191235	1.3797631498313775e-05	6.48245629816941e-06	1.4396207506377518e-05
55	RR	estado	1.772861947840041	1.135224441114433		131.21829502445385		0.07971657903016552	5.891595754744143e-06	8.731287777552959e-06	1.3912205517005986e-05
56	RR	estado	1.0257516033015615	0.703282554658354		108.92858437643703		0.4483005601648368	6.201626540287744e-06	7.808176839338436e-06	1.4369611073904426e-05
57	RR	estado	0.9956350062438933	0.6065498499633009		127.01028164595903		0.39966295789546336	4.495582442906812e-06	1.1120519121204121e-05	1.4590880687164762e-05
58	RR	estado	1.2694878822557776	0.7733099380758499		127.26522812814314		0.23446490238992715	1.314361201830671e-05	9.700686434770672e-06	1.5107811260670268e-05
59	RR	estado	1.5880213599085296	1.0780598953724199		103.77963913334911		0.20285988079483197	9.873864104643496e-06	1.11635522816425e-05	1.1126936185728422e-05
60	RR	estado	1.4415647494636552	0.954364911188075		127.17531102004482		0.16337211201607033	1.4943620008840088e-05	6.89780543588673e-06	1.5537492668095387e-05
61	RR	estado	1.7517487935134046	1.2064645311279085		128.3501116639388		0.0795772218800354	6.008514762512667e-06	5.3972272258348625e-06	1.5140231747638382e-05
62	RR	estado	1.8911629661781115	1.2509566518608346		125.86854347489476		0.0668940490544892	6.2286458443586725e-06	8.329391597068189e-06	1.2671691194397605e-05
63	RR	estado	1.1024610698185737	0.7233430586234277		125.97443273547549		0.3159256805256174	1.0357898666513532e-05	1.0586723141317204e-05	1.4892006705962146e-05
64	RR	estado	1.0607115243404215	0.6993569340777916		127.9587803932756		0.32833662429302374	1.1777248539481035e-05	1.4199201724291562e-05	1.5823435394940375e-05
65	RR	estado	1.4919041420221497	0.952375539675005		125.84604376917927		0.16049330531129136	1.4745083269195914e-06	1.52738830685317e-05	1.5050745111451995e-05
66	RR	estado	1.802249542516454	1.1778690083028946		126.6605467444304		0.07760159909683093	5.663175466442333e-06	8.392565551126177e-06	1.4728576556321542e-05
67	RR	estado	1.21634030110021	0.7518157693936895		124.8359277895561		0.2716518176920267	4.227693658208005e-06	1.2552457511156755e-05	1.5832435762730513e-05
68	RR	estado	1.8435583936548505	1.233334148417445		126.31040943959022		0.06634816830080971	6.975167782939673e-06	6.19665472024745e-06	1.5380944287246193e-05
69	RR	estado	1.2988372176991856	0.839184093172683		125.50780441903586		0.2297943640493767	1.3610374025923782e-05	1.2467273930447017e-05	1.3191748195289156e-05
70	RR	estado	1.394889635499584	0.858505586715835		128.2624830833282		0.1766819938859918	1.4349649610628265e-05	1.4060226891903946e-05	1.547561878239841e-05
71	RR	estado	1.1487583976890872	0.7633417454580966		126.5219400410393		0.2912668380625358	5.778757352849351e-06	1.052516243897599e-05	1.5508288506811663e-05
72	RR	estado	1.510480566088499	0.9558156456653623		126.93472485249184		0.14800323283205302	5.950669908745937e-06	1.3460719121086967e-05	1.543284857858391e-05
73	RR	estado	1.2300963667670262	0.8101468578026217		125.79082065155602		0.2554285400328078	7.728388246826447e-06	9.830361140955571e-06	1.4939847112928095e-05
74	RR	estado	1.6475793172170408	1.0465971897856312		128.27650326448702		0.1074423418703521	4.175008766583898e-06	4.070018781502688e-06	1.5804607506289923e-05
75	RR	estado	1.3950430293646554	0.9059879995208968		127.35913012999103		0.18207274659380698	8.401098171396186e-06	1.2415233367455582e-05	1.5326488394145027e-05
76	RR	estado	1.4552127365358327	1.0102751338414062		125.77363178626948		0.16072369494592725	1.1983495907401574e-05	7.14633501963388e-06	1.5245634822954323e-05
77	RR	estado	0.8785918737061993	0.526366330247684		129.05897130969643		0.4661955037045072	1.4724848899761446e-05	1.4907206392545305e-05	1.2953272097540664e-05
78	RR	estado	1.5498492138659563	1.036539513388259		125.56625722462732		0.13693727315498375	4.693228330870215e-06	1.5677302979904843e-05	1.5178136671890091e-05
79	RR	estado	1.3331969310241776	0.7915240453411742		125.94252370180017		0.22165065090291736	2.9274630802284438e-06	7.556222460046183e-06	1.5255158071994549e-05
80	RR	estado	1.169181299833828	0.7695739306510027		128.06405588471878		0.2751527991832446	9.035561077267438e-06	9.27896439847838e-06	1.5842584954214615e-05
81	RR	estado	1.2546295161663055	0.8175599558526323		126.21485393672195		0.24480498508193363	8.262745075866137e-06	8.55086128316076e-06	1.4889828154061242e-05
82	RR	estado	1.1485970167079034	0.7513969826335297		125.30600913166617		0.29179366101049203	8.934163717144713e-06	1.4729403495744689e-05	1.529740223216532e-05
83	RR	estado	1.5627211654391446	0.9287941301549762		125.26219098052164		0.16405887736390112	1.119458581487635e-05	7.926036838195351e-06	8.47948177642245e-06
84	RR	estado	1.4332502800727167	0.9131675746052825		126.92718483623547		0.16749871241015246	1.191621582140992e-05	1.0827267159384716e-05	1.520313363005221e-05
85	RR	estado	1.637587445124193	1.0705397315700034		126.21377537451284		0.11644514966181292	1.0521729195356332e-05	2.8852666432343507e-06	1.4039651545032442e-05
86	RR	estado	1.7631939996920447	1.2225738886426376		125.02256601515144		0.08672108991633151	2.0333472768051866e-06	3.1307963534196874e-06	1.5124502382338473e-05
87	RR	estado	1.975001864708104	1.2405485058634966		125.75029307774852		0.06393221979282443	1.1595817436737923e-05	1.5199774331488823e-05	7.689880357088732e-06
88	RR	estado	1.0350064094514873	0.689466746729203		125.71947667299555		0.3578162220901403	9.455726363206003e-06	1.429420183516719e-05	1.4348370412359174e-05
89	RR	estado	1.1447874956015718	0.7358006676836635		126.37841647923534		0.29592587229901013	7.42518221550503e-06	1.1137366790919806e-05	1.563937175482488e-05
90	RR	estado	1.428784403337236	1.005109923937723		129.66489526134217		0.16077181689400233	1.3685375506145996e-05	6.911564407877748e-06	1.5536158336437875e-05
91	RR	estado	1.5340951044978928	0.9231849853370199		129.41261227995233		0.1330159638334037	1.1748111271018361e-05	8.387448515259464e-06	1.5793055735887578e-05
92	RR	estado	1.3409208666211088	0.8060664626424273		125.96037328116806		0.22057541050942867	7.494498722687013e-06	6.183898735526789e-06	1.3429509407866568e-05
93	RR	estado	1.4038284370106457	0.901758620837738		127.18573788469398		0.1741098725371208	1.2329313003868216e-05	1.1833861043035242e-05	1.4924472760844654e-05
94	RR	estado	1.3227660820682403	0.9276542892082709		123.80056265096961		0.21649087106617498	8.128731715009271e-06	1.4540151796627076e-05	1.4054987342763728e-05
95	RR	estado	1.5613256316548034	0.9302641669614853		128.48002786070947		0.13473412420053843	4.58492917953336e-06	1.2351167598676984e-05	1.539853846165683e-05
96	RR	estado	1.1702615637822464	0.7439983047352944		128.24049826262325		0.2749534042023906	8.269648874683997e-06	1.3465117778563772e-05	1.469931517768728e-05
97	RR	estado	1.317780481026531	0.8831149513031094		125.9899682598604		0.21583312075381267	8.539696202015511e-06	3.8363032665826805e-06	1.5409110362938695e-05
98	RR	estado	1.2020159527358825	0.7877764349189912		125.7799798375619		0.26969237779654237	3.7200578240966986e-06	1.2625117644691488e-05	1.5385391440846875e-05
99	RR	estado	1.6074979950749295	1.0141896554452667		128.60938937612255		0.12716745147509645	7.6051467926346764e-06	1.3903847313905846e-05	1.176264869561341e-05
100	RR	capital	1.3946311073816893	0.9157649182691611		107.40815461132712		0.2626147865054703	4.956407867346117e-07	1.3849225833527911e-05	1.9094097667958482e-05
101	RR	capital	1.7231764075111422	1.1751633885011543		128.1541929810891		0.07422040999211504	1.4401110527011061e-05	1.137633560868634e-05	2.290323640728182e-05
102	RR	capital	1.0620565638567463	0.7083489738992583		124.2913698655715		0.32379167902296285	1.953274719703358e-05	1.6565950676405187e-05	2.3135843375644263e-05
103	RR	capital	1.3371581878731031	0.8851754984480881		107.57567314178992		0.28974427013185167	3.5208060636714577e-06	1.2142784662367254e-05	1.5489387835973345e-05
104	RR	capital	1.679707825173343	1.050258522217464		107.15125944290732		0.202893627369032	5.0222363902020945e-06	9.059800318860018e-06	9.964790920831137e-06
105	RR	capital	1.7665154241056102	1.2032080138469388		125.32554746662319		0.07259554359674054	1.757923216050888e-05	2.1049566692057624e-05	2.1088275201196682e-05
106	RR	capital	1.150637824209328	0.7561536091313042		125.91722237608276		0.27528296741352704	1.7406215270832422e-05	1.116038746924778e-05	2.4501779369131706e-05
107	RR	capital	1.1522109683420667	0.8167568022865231		106.20524854995205		0.34219584914276185	3.060345080346335e-06	2.4464549938102504e-05	2.4209734623906426e-05
108	RR	capital	1.3517175783193578	0.9075059722018597		125.62429737216499		0.18358394007918966	2.268848094303481e-05	2.2375340199369572e-05	2.3374391024723367e-05
109	RR	capital	1.4779681417724582	0.9192306985479263		105.42731332113046		0.26935494979692	1.5752770089420977e-05	1.8347348977926345e-05	8.142803841238433e-06
110	RR	capital	1.252851447429173	0.7217130476729336		107.63359209383617		0.40850263201164716	7.977765186372559e-07	6.574865622182344e-06	9.914387927844196e-06
111	RR	capital	1.3141414605791417	0.9410038670243815		124.78145151151169		0.201483816246505	1.2054294773384303e-05	1.2479064214255334e-05	2.4296649511429882e-05
112	RR	capital	1.2130002033318983	0.7956171913957296		127.63066830155776		0.23385817636412257	1.815097682011669e-05	2.1847296374247067e-05	2.454740783284621e-05
113	RR	capital	1.959282354639584	1.3904352417332053		126.4427813543796		0.02790893140814151	2.351584970506282e-05	1.3231700298008604e-05	2.4099190108736463e-05
114	RR	capital	1.8570249479929746	1.281381961255461		107.51488087869517		0.11215554088877117	1.2152201359123055e-05	3.771632679525308e-06	1.6991297208682433e-05
115	RR	capital	1.1343575369139567	0.7262828466457748		128.47822540455962		0.27561441524750996	1.297331472919503e-05	1.717224431841481e-05	2.3669167996407065e-05
116	RR	capital	1.219552436950974	0.8696939183377366		128.3406739974301		0.2294825141060971	1.5616982010015203e-05	2.3478098255115945e-05	2.255427513739143e-05
117	RR	capital	1.706849840060612	1.0151260259616077		127.54589909379015		0.10807240051543243	2.2247775515875705e-05	1.7171038415182306e-05	1.0112022838386585e-05
118	RR	capital	1.0929548181181137	0.6830344236984538		107.88733958942501		0.44814421579898184	1.4848657112648248e-05	9.241488102135165e-06	1.328548561699585e-05
119	RR	capital	1.1773782137281874	0.7602099817692777		107.50067185530038		0.35870227591769344	4.1929080564478175e-07	1.0698555966404889e-05	2.4223177702258333e-05
120	RR	capital	1.5007491778703979	0.9135541776014999		107.42952207202316		0.25740951978934196	1.9408107004629632e-05	5.8109146474691555e-06	9.524839785735369e-06
121	RR	capital	1.3048866154611116	0.841930705025911		126.01477046251522		0.21611838994627303	1.2625669734686761e-05	6.2096872909769935e-06	2.17896897302257e-05
122	RR	capital	1.3815606857061091	0.8533734491923743		125.61733713702674		0.18271937374426173	7.029059281310099e-06	2.027622154646991e-05	2.4134701722142317e-05
123	RR	capital	1.1962433897735365	0.7871870025786134		125.66812347161509		0.24687423438215267	2.016810735139413e-05	2.3665991359165336e-05	2.444581206752948e-05
124	RR	capital	1.0303657722127226	0.6572631835036202		107.61871555870867		0.4895500435317327	5.683389423272168e-06	2.430372123039991e-05	9.311563711008842e-06
125	RR	capital	1.5740182815587995	1.04110873420566		128.44071677223238		0.11062635991325742	1.75112018935789e-05	8.104676697019462e-06	2.3555380993278038e-05
126	RR	capital	1.6326977203060442	1.1607313080328159		125.63121569926658		0.09308685403417606	1.9317202114696644e-05	2.047265539269562e-05	2.4268770008170783e-05
127	RR	capital	1.354693465481911	0.9219780528307447		124.67463854010194		0.1901306370875977	1.0417989152514446e-05	1.8676244248619853e-05	2.3420049061057205e-05
128	RR	capital	1.6017074687914352	1.1388956911253736		125.49121941563084		0.10764711127361853	4.238127054839993e-06	2.206338102995897e-05	2.3680213002489165e-05
129	RR	capital	1.7478632814759978	1.2706314844528859		126.61087676714094		0.07044437799290462	1.3885269754350591e-05	1.2895144622142608e-05	2.191953078510747e-05
130	RR	capital	1.2655767527905457	0.8530113198770857		127.25187750307879		0.21673158509717935	6.929418624345584e-06	2.26005705941451e-05	2.4252452619647143e-05
131	RR	capital	1.4653229823775271	0.9550072866906258		125.5664558171756		0.15389987051859902	8.462955644211186e-06	1.519152547314318e-05	2.403812668683284e-05
132	RR	capital	1.1753401985577892	0.8297849503117952		125.39827129082977		0.2515994037365233	2.3879073864254756e-05	1.4307931793393294e-05	2.403281935606019e-05
133	RR	capital	1.570975124337011	0.9744859425615725		105.50671280332358		0.24460540129350253	1.0497122321762628e-05	1.9108845496002506e-05	7.440657310733533e-06
134	RR	capital	1.4926098586245997	1.0375867314920382		125.77587677319842		0.1450312465317381	1.2581488914132016e-05	1.1432669999482764e-05	2.0907552266798236e-05
135	RR	capital	1.1913309483787342	0.7917847985846985		126.05595816664214		0.2577809966304672	1.2239837395212792e-05	1.2809966651483832e-05	2.424039315176956e-05
136	RR	capital	1.6745222234190336	1.096196331553836		104.10887741936858		0.1839974650870758	1.1953812018581045e-05	1.2127062157342227e-05	1.3830311257937278e-05
137	RR	capital	1.3793096554783815	0.9603376227400953		129.64401926524755		0.1654853990506864	1.3643155948125378e-05	1.2687380602073353e-05	2.450251558901786e-05
138	RR	capital	1.5380145549373452	0.945641465068771		126.50192857027774		0.13834050763284192	8.439430659051575e-06	8.256533194289942e-06	2.1075203042772707e-05
139	RR	capital	1.4664612932952985	0.9019465733760006		108.57839046712091		0.26962377869307363	3.007165830095993e-06	8.16279666794607e-06	1.1959733215604195e-05
140	RR	capital	1.1735990452340745	0.7336872248194982		107.9735057327006		0.4042965298961489	1.4668661486089663e-05	1.8160824209261024e-05	6.25895358857253e-06
141	RR	capital	1.0683635688375097	0.709562707529793		104.59928480409337		0.4246178047658794	1.1503479675905194e-05	1.4664019743690771e-05	2.3480833916747124e-05
142	RR	capital	1.0277747560927002	0.7187267194347744		128.78897548396066		0.3284238795001533	2.151285325020946e-05	2.143534052037654e-05	2.4295023192894833e-05
143	RR	capital	1.3788264878755474	1.0248136829916727		125.4901168046368		0.1713138331098127	1.695786969396137e-05	1.5164514861373823e-05	2.3925985358708834e-05
144	RR	capital	1.6244144505822429	1.1504740428435634		127.99133753815089		0.09231008480055418	2.2911046781194415e-05	1.5997670171746276e-05	2.399991714171386e-05
145	RR	capital	1.0222495261370528	0.7153929901711646		125.72324170884065		0.3365295103674185	2.031600365929371e-05	2.1591992690063137e-05	2.4234403509250968e-05
146	RR	capital	1.2355200985925687	0.7986093158000518		126.16731655708959		0.2347674644084862	1.57448765435842e-05	2.351516252967592e-05	2.2442842906382682e-05
147	RR	capital	1.5608170066614435	0.9318401754615112		103.966619355385		0.24797419754819147	1.41225687080388e-05	6.535426004466452e-06	1.435898524725686e-05
148	RR	capital	1.4307129846507072	0.9137502955648861		126.3563118178382		0.1697297164231415	1.4814043767502368e-05	1.8891233610655145e-05	1.900113333795275e-05
149	RR	capital	0.857622447254682	0.528167465700242		125.79544288739334		0.46966534195232984	2.4509469109512763e-05	2.2219264051788795e-05	2.321238700184508e-05
150	RR	capital	1.1439792861475493	0.710727364641093		126.95667923003731		0.2756893445190877	1.507974171847281e-05	1.7365032164205744e-05	2.4650261430461266e-05
151	RR	capital	1.168464739833342	0.7525103400004317		126.95064363997366		0.26546222376582	1.616114033061055e-05	1.3807615886437664e-05	2.3637649060625712e-05
152	RR	capital	1.3123401542053583	0.9278088386427192		125.76493973111673		0.1973222635985356	1.1233433523077555e-05	1.462329296421204e-05	2.4592760045036867e-05
153	RR	capital	1.1206289447114517	0.7430804374996219		124.99055499106737		0.2948367020424529	1.686672852102915e-05	1.98563304883935e-05	2.158479835316661e-05
154	RR	capital	0.88156105067262	0.5830376023307225		125.56275568536942		0.45521207617587495	1.7462676348385067e-05	2.1193905942536624e-05	2.2324947987023088e-05
155	RR	capital	1.3025187633631896	0.8711385128872652		128.1969099383122		0.19691432414248977	1.564499671473775e-05	2.4665167281532276e-05	2.3999761724085028e-05
156	RR	capital	1.4018280570068289	0.8787454851375006		128.2417062983386		0.16947276274888018	7.754414843656352e-06	1.2025499666024769e-05	2.4278395283416256e-05
157	RR	capital	1.7841747743353917	1.3654662160712492		125.07067818684042		0.06400461096436333	6.353259956270834e-06	1.3962252174975544e-05	2.4005789406493012e-05
158	RR	capital	1.3464423466282343	0.9200705330920674		106.76094236318728		0.276199182794875	1.0069153649945946e-05	7.857221723790679e-06	1.7101895265245338e-05
159	RR	capital	1.3016712212309918	0.8722624951016045		126.44555837814053		0.20416576606764647	1.3499996182236442e-05	1.8631365124719926e-05	2.359270353902214e-05
160	RR	capital	1.784863423918618	1.2174346367642697		125.80736101456144		0.07631587483676366	9.437221412511704e-06	4.15998539705513e-07	1.85163018573204e-05
161	RR	capital	1.7279160049350468	1.101461492452967		128.48547307832067		0.08400879092327931	1.8148600667288623e-05	1.4479621090994002e-05	1.8360188415757047e-05
162	RR	capital	1.4790326203674689	0.9429103586020955		106.8861561679422		0.25600935919260226	4.594428507765053e-06	1.1268041973579537e-05	1.2949071230074787e-05
163	RR	capital	1.65664303671892	1.0794693224936285		125.32052129777225		0.11148947414399035	2.0492763503202223e-05	1.204848914046868e-05	1.5664593889646355e-05
164	RR	capital	1.634289193016087	1.0947314663946994		127.09233722660468		0.10628191309942098	2.30283571847201e-05	1.0563611944805774e-05	1.7136605628199812e-05
165	RR	capital	1.7607635766230383	1.2160561635948097		127.17832422386822		0.07647973832064933	1.4891255343477618e-06	1.5753700409196495e-05	2.1981385590981794e-05
166	RR	capital	1.7462388943485563	1.2059666471357602		127.61433670559585		0.07480528297500613	1.9342410209168397e-06	9.683205445224587e-06	2.4152287561225966e-05
167	RR	capital	1.123651308310967	0.6258172341817958		106.10210062505311		0.5131025924694606	8.2835800905137e-06	4.833939366843816e-06	1.0078015440485712e-05
168	RR	capital	0.8994469923662027	0.6225754507138753		106.78971267468623		0.55294807330702	1.491970418280003e-05	2.0693103114243177e-05	1.392210176809142e-05
169	RR	capital	1.5804253896375555	1.1171270978044194		127.96172769843702		0.11405980242788229	1.5084874714153213e-05	2.2117234823419504e-07	2.0858043165817535e-05
170	RR	capital	1.50082765639458	1.1030313890532408		127.37709160603205		0.13100002912821132	2.0851140779885126e-05	5.223409380622515e-06	2.337556655601492e-05
171	RR	capital	1.243696266172954	0.8003920401907008		105.8866752986857		0.3415905863187246	8.321664585742594e-06	1.431054452217448e-05	1.7541307401401626e-05
172	RR	capital	1.635606296899156	1.1556914208361437		126.60346761638262		0.10084873750973676	1.670288799644732e-05	1.0107040641468425e-05	2.1393840241532175e-05
173	RR	capital	1.5767921505406237	0.9714142988270787		104.60404834212923		0.24397558639402125	1.1274987499549142e-05	9.350964523620803e-06	1.0750448136000317e-05
174	RR	capital	1.653646893398224	1.0774622803238292		127.01223805622807		0.10273415072058883	1.5044804513998364e-05	1.8261593607290516e-05	1.9226311769173258e-05
175	RR	capital	1.3851089154293756	0.9637620034800858		126.7838205289835		0.1701581325754745	1.3800399136135083e-05	1.6455908349402664e-05	2.3557533537230135e-05
176	RR	capital	1.3383284001780622	1.0114945272892488		110.87414918254677		0.21792700105854274	1.7511905832433848e-05	1.6186729565193686e-05	2.3837486120737135e-05
177	RR	capital	1.3123634121318706	0.8543895082842329		126.91710556400325		0.20523791970877958	1.2471236968800532e-05	1.066148907423289e-05	2.2052751814695106e-05
178	RR	capital	1.4012556375466343	0.9348345171903488		126.6212925763131		0.16213721461974928	1.595048455856847e-05	1.7144416788784553e-05	2.4540801013345112e-05
179	RR	capital	0.9003854887956781	0.5255332759087867		103.11143458972333		0.6843342856295849	1.014135304845458e-05	2.4166856288836013e-05	5.398663747656326e-06
180	RR	capital	1.6453175775994195	1.076097337674665		126.84150069458215		0.09735568228461028	1.3408561807113154e-05	1.402278762283953e-05	2.298444427794462e-05
181	RR	capital	1.58582372413237	1.1981481286104145		125.48579073250707		0.1062092348973034	1.3780319177372097e-05	1.7014065746209346e-05	2.3784569360940503e-05
182	RR	capital	1.6803606499374282	1.0886263108966547		106.65740327064314		0.18059079045937007	1.877106542194723e-05	9.18711760246714e-06	1.1560385622013113e-05
183	RR	capital	1.7933204316675013	1.04929647628301		106.00190020412323		0.20430123088942306	1.3064810683245493e-05	3.2319662067247673e-06	6.154203124066104e-06
184	RR	capital	0.9916705182947957	0.6440675893527592		125.76495692672209		0.3857653066313228	1.1516919275910888e-05	1.2869109915094402e-05	1.992252201877904e-05
185	RR	capital	1.4776016807540802	0.9913715298365631		125.57558509680358		0.14770660085026321	2.1011447628442965e-05	8.291219500749542e-06	2.2515964268207847e-05
186	RR	capital	1.5327220139288877	1.039758421551848		126.37868450668776		0.12730745110986824	1.0532104497794615e-05	1.6176667069879127e-05	2.4067441508878087e-05
187	RR	capital	1.7926415069535984	1.1466577939438063		125.81713891496823		0.0762289593721569	1.3909856461711388e-05	6.618874663979682e-06	1.8244013654140315e-05
188	RR	capital	1.2975524954351259	0.8570324860101702		125.83504354708246		0.2065888198505676	2.1766689552799484e-05	1.4131313448130657e-05	2.3661642272161687e-05
189	RR	capital	1.4711482668969762	1.0407996947838003		107.39730018366673		0.20560079106856244	1.2077320369323148e-05	1.1074386058451216e-05	2.0785640902495874e-05
190	RR	capital	1.417261341746675	1.004506203213905		125.79664565675712		0.1647242676701533	1.262342072154382e-05	1.9234722135507763e-05	2.1103188777648167e-05
191	RR	capital	1.3323908121127597	0.8560806116600561		126.45757276504621		0.1944053326920852	1.324131174447009e-05	1.7016746698257812e-05	2.3600780969157932e-05
192	RR	capital	1.6306278403390972	1.202049319990487		124.13826100097161		0.10205341972992969	1.0940864393063824e-05	1.4786455750334761e-05	2.419160403655888e-05
193	RR	capital	1.5712708223584426	1.1218518781532287		126.23604756147637		0.11107265768645862	2.0411481892991272e-05	1.4341473141527589e-05	2.4657708280555467e-05
194	RR	capital	1.6284176573746632	1.0996642093160476		125.86213639698111		0.11756867587258849	6.579858632663478e-06	1.4908260611918558e-05	1.7631048363443537e-05
195	RR	capital	1.7259191998297625	1.202519323160374		127.06557859335061		0.07577026129127495	1.0839869865045287e-05	1.5842628160918377e-05	2.3873235656378953e-05
196	RR	capital	1.2542141739847252	0.7742899152523438		126.038857928912		0.23609649575824573	9.595630602620319e-06	1.135365846632485e-05	2.286197704270654e-05
197	RR	capital	1.51561185186487	0.944113701275059		126.6152163855934		0.13680043013222895	1.1784460518375357e-05	1.3673333035578195e-05	2.3614470519526368e-05
198	RR	capital	1.6819861622605612	1.1521768293060666		128.27223566613014		0.08755063493307402	4.519841031866764e-06	1.3186881727793282e-05	2.3035722843180595e-05
199	RR	capital	1.0573344819889132	0.708891751678028		109.10529731068782		0.42473440467982826	1.2230050682432518e-05	1.4139702966381335e-05	1.669346200731147e-05
200	RR	interior	1.097884973080489	0.10121803747526137		136.9144826814508		0.3060835080720557	9.553284032457982e-06	4.275515537235864e-06	1.1040656452891072e-05
201	RR	interior	1.2958519303540177	0.16955679035415816		135.8811590000402		0.2936808840688723	8.854211581776168e-09	1.3749598048687727e-05	4.891839975764201e-07
202	RR	interior	1.3724590549755435	0.5121829613704794		135.12263589424975		0.22249624072714286	2.0544867583003552e-05	1.1182987883032141e-05	1.8236963537467593e-07
203	RR	interior	1.3384709738339704	0.3141431128094207		137.4515860302134		0.2104525458978994	2.2139775452045332e-05	2.7811717943795958e-05	2.5392745850414013e-07
204	RR	interior	1.1292646872556744	0.0902721697434763		137.53750725298596		0.32365959006355793	1.4936587329640957e-05	9.442995714161439e-06	2.302961853540452e-06
205	RR	interior	1.414658193664209	0.8203010417621247		129.67971707356526		0.21280485519505807	2.2064851718908316e-05	8.870804622884425e-06	6.206548613588763e-07
206	RR	interior	1.5586518463448429	0.8348420169300279		126.81706283992553		0.1781610406674758	2.8764977255791397e-06	2.194155633431636e-05	3.602674203450579e-06
207	RR	interior	1.138858934918094	0.5631712716566681		134.38696789293144		0.3001492839083545	3.751735102268494e-06	3.606440524420163e-05	1.4467881539022222e-06
208	RR	interior	1.6943885503877627	0.3483818074522306		137.6266443927002		0.09440997947797812	1.5212123959110996e-05	3.343597682664877e-05	5.517083126487276e-06
209	RR	interior	1.2307542858155318	0.7462804948450383		127.8502078347218		0.3015335774663082	9.555529740686348e-07	1.2853871999912128e-05	3.880711138999171e-06
210	RR	interior	1.1422765725307598	0.5248349742361518		129.05094187850656		0.3747478934400413	4.238765821099312e-06	1.3743520320730038e-05	9.252734066649655e-07
211	RR	interior	1.3837520020639098	0.35454835466206025		135.69879300035421		0.205709724674095	7.597642344609498e-06	2.1799144013140395e-05	2.719323749472439e-06
212	RR	interior	1.7521138243316694	0.9708912490354391		126.05933108670443		0.19197636576803104	2.643538396162981e-07	2.7924683084029986e-06	1.72335947871594e-06
213	RR	interior	0.9558168888923398	0.5608606473009651		127.12808570570569		0.45061784790644666	1.2183998156347191e-05	1.6368290338423655e-05	2.3201414231870156e-06
214	RR	interior	1.1850429581613724	0.6570969959131632		128.69462072287018		0.3270956275306356	1.8693940690475756e-05	8.207076124057251e-07	2.2132929025157663e-06
215	RR	interior	0.9747996373537642	0.5308346970389106		125.36311994636797		0.49464602002372227	2.7394309484305346e-07	6.166891173808029e-06	5.638604337923457e-06
216	RR	interior	0.9952321796886326	0.5684384559958912		126.60368430629208		0.49609286097049454	3.7535819599310063e-06	3.10452269204854e-06	3.0831692562061753e-06
217	RR	interior	0.7293161309405761	0.028426045383916243		138.21092410783947		0.5981198536663963	2.042859030945754e-06	2.404559429426352e-05	6.133481125586505e-06
218	RR	interior	1.3984785049935393	0.7661350843495627		126.00009778230653		0.2621134656680335	1.067403948316759e-05	6.194991453541826e-06	1.5048097072650552e-06
219	RR	interior	1.3458809886085479	0.4949102561041143		134.78785117934257		0.2461561047357823	1.499644763524565e-05	2.0853505015780427e-06	2.339135758714294e-06
220	RR	interior	1.2263630570623052	0.48851454503802755		134.50511217203476		0.2634954412029678	2.534009311858598e-05	1.7793641613448776e-05	3.0417104552599844e-07
221	RR	interior	1.591096229869132	0.5291370268185384		136.5904213731838		0.12837365549411842	2.69676177855537e-05	1.506387716991342e-05	2.843742749535626e-06
222	RR	interior	1.0237642528218285	0.5452724041590437		128.85576403243738		0.41685946875453816	1.0477878540532217e-05	1.4568200864427985e-06	4.902942809986545e-06
223	RR	interior	0.7861980161524145	0.4840328261538297		127.87258772048398		0.6057565468081808	1.793715982599719e-05	5.683566127880787e-06	4.033635182213799e-06
224	RR	interior	1.866639886135971	0.33620473980116206		136.21494733727317		0.06675414800894386	1.711092658216753e-05	6.584283591001841e-07	6.098315242454863e-06
225	RR	interior	0.9524098420717277	0.5235237596142707		131.99641111375678		0.46041802655747754	1.4473515874727829e-05	2.5182197331798236e-06	2.071067090091594e-06
226	RR	interior	1.250890985282168	0.3845178765161022		134.37843163282113		0.27954156731813673	4.231444142520898e-06	1.775464765924524e-05	2.4965850531163567e-06
227	RR	interior	1.3506850872633038	0.14892797952101597		136.96241905120053		0.20998880512588436	1.8990903541704464e-06	9.935426734750076e-06	8.818923702192852e-06
228	RR	interior	1.8662088500773768	0.8487066755611481		134.47185274817733		0.06016290335544505	2.2187518152748277e-05	1.9876038905934163e-05	4.9962079858577684e-06
229	RR	interior	1.3098321126691213	0.6255341367098411		125.78713061684319		0.3444106924892872	1.9950814153814225e-06	5.013206666455115e-06	1.6417485906870593e-06
230	RR	interior	0.9929654994345002	0.4728143025084431		127.4424142993932		0.4562210071358121	8.793292774735818e-06	1.7487597421032306e-05	4.957406070734384e-07
231	RR	interior	1.6888033400663043	0.412082264347528		135.21949598441165		0.11116800405247539	2.9314867327794726e-05	2.997333622649463e-05	3.1765141085642577e-07
232	RR	interior	0.894121423254553	0.5781257723256983		128.00317934613963		0.49304137223737277	6.4495037331765536e-06	2.9826148129386506e-06	8.521503181121432e-06
233	RR	interior	1.178967966708892	0.7046054548163382		126.51045089723642		0.3133697688840031	1.1121115846954307e-05	2.4964031136644438e-05	1.615668191396735e-07
234	RR	interior	1.3902220325630041	0.2759171197117653		136.99618666324707		0.19165469680737998	1.3514839358094925e-05	2.83705149832427e-05	3.458784553463333e-06
235	RR	interior	1.423055658990168	0.850253488278223		127.95279576376053		0.212994720633137	2.4994781328870945e-05	1.0076473601666414e-05	8.775919530513537e-07
236	RR	interior	1.143546337744108	0.713768361619266		125.66774956738927		0.3535013853806649	8.489393239007867e-06	3.819865982218707e-06	4.703801241632333e-06
237	RR	interior	1.0729216032462874	0.5673602910192523		129.55810353630855		0.38447177365746105	7.428065652098691e-06	1.4454186030908208e-05	1.9645295508320822e-06
238	RR	interior	1.5080341796298764	0.0600944290988592		136.5945616190309		0.16940496772122488	1.1755279659570571e-05	2.3368192416043782e-05	2.0383865741461712e-06
239	RR	interior	0.9592394316200086	0.5084801593867702		127.337498505748		0.45201766743661875	2.2804788358725436e-05	5.695982141359043e-06	3.1332879200080108e-06
240	RR	interior	1.9071969425527555	0.9959702243987457		126.96018280814428		0.10893675117980078	1.4683780396485177e-05	2.1452289178538128e-05	3.5942966026545665e-07
241	RR	interior	1.426690114172601	0.4636407805360315		133.92921316078863		0.18922214800312265	1.8387750171613543e-06	9.16891371555474e-06	8.164535902324177e-06
242	RR	interior	1.464862961467763	0.2518007112915683		137.03114191140588		0.16543637085035148	2.2401498825343808e-05	1.8439532935388746e-05	2.511059886771578e-06
243	RR	interior	1.35130370292547	0.8929376410868523		126.77613123681597		0.24622962279852653	1.1959216213214442e-05	4.036124136568077e-06	3.449974985168198e-06
244	RR	interior	1.0550456661742944	0.7114350102204972		125.93087739413116		0.36192751149551805	1.6228806874877217e-05	2.5013104645107025e-05	5.073627679491713e-07
245	RR	interior	1.1680621220811132	0.3134026019801821		135.63736851749636		0.29239338756423383	1.2855346983760277e-06	2.400551030892484e-05	3.629422197866588e-06
246	RR	interior	1.1074589226457483	0.5259601691159006		127.40870049566782		0.35048690065348015	1.36840313703331e-05	1.6402291216790625e-05	1.7155717306877694e-06
247	RR	interior	1.3670527438623985	0.7290278795627758		125.58382689028211		0.2651275173645759	5.27170302640195e-06	1.8099692170743116e-05	1.1283729042396053e-06
248	RR	interior	1.491176003779841	0.8613919838113153		127.22556158442524		0.2114594784354773	1.6553534286762364e-05	2.801533431768191e-06	1.109766853423158e-06
249	RR	interior	1.412727437078214	0.0063682674384499816		136.68892678237057		0.1936705946995558	2.7486748155773195e-05	7.779534320812287e-06	8.582500477527036e-07
250	RR	interior	1.2422083553619778	0.6371964493546438		129.10017313289816		0.29179459223601567	1.189043500970487e-05	1.4772641224905263e-05	1.8291228503569207e-06
251	RR	interior	1.6662681360750398	0.4719640925686023		134.5161532103903		0.1744021381633895	6.8200375417930605e-06	8.890601274099101e-07	1.9719053047922438e-06
252	RR	interior	1.3808880781074657	0.3589538391243552		135.83677037357867		0.1880743984567022	7.000507055411451e-06	2.6230474694151647e-05	7.2402357881523545e-06
253	RR	interior	1.0058479212064553	0.10311061194474003		137.60708875051728		0.3610019764711902	3.1508084413233474e-05	1.2956728137055927e-05	4.4400181799301614e-07
254	RR	interior	1.4866769752626527	0.8773468852913092		127.22160476812674		0.19124882979935584	1.865725839429938e-05	1.3963693958094908e-05	1.0250663830470945e-06
255	RR	interior	1.9943840540488047	0.4303182356484845		136.98659888364847		0.07351822894600712	1.6642825046122195e-05	1.4804065901584868e-05	1.5787881691005053e-07
256	RR	interior	1.0591649794125317	0.28253884823005354		135.0226748822306		0.37300534170389177	5.426613757724966e-06	1.084916390234105e-05	3.0008064935252814e-06
257	RR	interior	0.9420408177743315	0.5127186735502489		129.4573161799794		0.453967563085255	3.4984383489073764e-06	9.853603039419e-06	6.999958821471217e-06
258	RR	interior	0.860943892842305	0.04554890543266883		136.5659635214365		0.49997604059624184	3.988290917115918e-06	1.8607681220173177e-05	4.130157328977496e-06
259	RR	interior	1.8536379136761099	1.1905984027924934		125.77379434909471		0.097907112637227	1.5131719205537764e-05	3.6728098404120726e-05	1.0745319561817376e-06
260	RR	interior	0.9985836093290013	0.08834569172564141		137.97853014161353		0.3520341239291178	2.5819137924932805e-06	2.8066225223463277e-06	1.6038447577100122e-05
261	RR	interior	1.4335095706798455	0.23677626100386423		136.69045230371222		0.1728979593076755	9.44954094252448e-06	3.537783231996181e-05	4.063565492540244e-06
262	RR	interior	1.2009424297983395	0.298893231363204		136.28334117157945		0.2785136250244664	2.392129538488036e-05	1.2228391859248467e-05	8.583365494373112e-07
263	RR	interior	0.9833068824910033	0.3690119240415788		136.24263558140717		0.4160065169915248	3.6560177514732245e-06	1.969788643911632e-05	1.0843402198263698e-06
264	RR	interior	1.006778267841275	0.3012252535472404		136.3152494093636		0.3915835932834489	1.624422684396486e-05	8.581534880946881e-06	1.445535943134905e-06
265	RR	interior	1.031410340187053	0.5536686888948261		130.2184915909088		0.40587202064471034	9.116115744522425e-07	1.474560770962414e-05	4.380459740831371e-06
266	RR	interior	1.0131930429696465	0.3322038886447118		135.68439268391964		0.38011213618163275	2.102378680689793e-05	1.2177999405052317e-05	1.5412968525299953e-06
267	RR	interior	1.119254926772069	0.6634400798032635		128.51466032228714		0.38712486299303756	1.386986157047993e-05	5.232763022040862e-07	1.2384785598263534e-06
268	RR	interior	1.3872758030289583	0.23000113679745415		136.8690256418909		0.1994026165060489	1.1930943215576277e-06	3.48559265252998e-05	2.6289289489358637e-06
269	RR	interior	0.9810449552810159	0.15471380307280522		135.71021615854855		0.3752110980456118	2.440799490098034e-05	2.396413955566809e-05	1.5041997477946304e-06
270	RR	interior	1.9505662595607458	1.1097157595468692		125.47944965776655		0.108872154557645	3.7289674462274703e-06	2.4173780856501482e-05	7.928709795000657e-07
271	RR	interior	1.5424229104062297	0.5528157319580957		132.5895248650315		0.19398218799413747	1.676096529844717e-05	4.053039745504668e-07	8.008099227895129e-07
272	RR	interior	1.6185759778959397	0.3711223303819542		136.4369690008692		0.13274481540609334	2.5251846010479145e-06	1.5776527036604564e-05	6.344040679237135e-06
273	RR	interior	1.5395599617729911	0.8994122284712912		129.00169577096432		0.1929689566356662	4.053882481220596e-06	3.3334898875395615e-06	3.918281901218856e-06
274	RR	interior	1.7273536239272183	0.13846579665836778		137.32789097437274		0.11009932567335717	7.754110364438173e-06	2.7005484943675697e-05	3.046732695839389e-06
275	RR	interior	1.1454323395030461	0.21580534978366428		136.2758374439653		0.2975982859824504	2.9117190697325026e-05	5.521019909610353e-06	1.956998083938217e-06
276	RR	interior	1.3004312770467903	0.21973364978553084		137.1835784100672		0.22230845550506237	8.400243711872936e-06	2.0828721315644724e-05	4.714908915230985e-06
277	RR	interior	0.9928044704547433	0.35161750235452705		136.3788613431005		0.3854824251888145	1.9240266397992697e-05	1.67470765271028e-05	1.0374774128667777e-06
278	RR	interior	1.2017597407793061	0.8469893947501309		126.96009439779085		0.2699398566932069	1.9008056609770072e-05	2.0336285119135316e-05	3.2673121777648878e-06
279	RR	interior	1.5068545343563897	0.6099545762101127		135.0741370558186		0.1834020761245132	1.0388570578535743e-05	2.0962080331955172e-05	7.684023066851885e-07
280	RR	interior	1.439850568388011	0.31533747452604854		136.63632618147022		0.18096668269470043	1.717424962852124e-05	1.4985323019510252e-05	3.339790255140172e-06
281	RR	interior	1.2901309365159	0.4252656767901073		136.13509799133155		0.2359604960402584	1.0630241561707515e-05	2.3110257278867394e-05	2.9314986338497827e-06
282	RR	interior	1.0199331850684819	0.016782554754755097		138.23217357769167		0.36044488882470227	2.5833707203611588e-05	6.536253681799405e-06	4.830042869945169e-06
283	RR	interior	0.8954847460084742	0.44370369658999054		125.78190206418269		0.5788503390962121	1.5081229294227472e-05	2.178969693838764e-06	1.1350807269516687e-06
284	RR	interior	1.437287136489626	0.9896639890897406		128.57484923700656		0.1830312677668756	1.7614779232138733e-05	2.8413101690987818e-05	4.472253176490069e-07
285	RR	interior	1.5486476345141194	0.9646638297830767		128.83101648708288		0.1843790436626719	2.0505005667823023e-05	6.298497875907361e-06	1.8296156488110368e-07
286	RR	interior	1.4601219058807222	0.7700551653859091		126.83020724415009		0.25892894723804	4.153340475303481e-06	4.704240491409259e-06	1.6730071797518313e-06
287	RR	interior	1.1912999353229272	0.2650811408510614		136.25414714760444		0.28712449072999746	1.255492656689778e-05	7.121206970078515e-06	4.128869786786437e-06
288	RR	interior	1.5779175359383308	0.8407204756063466		127.44810359434608		0.19529377441496276	2.99160417671136e-06	1.1222545337367954e-05	2.2736432103174497e-06
289	RR	interior	1.1231120841241025	0.20194533587089647		137.5779717993589		0.2943964548685674	2.7612469082469607e-05	1.126895527947865e-05	2.821947891278445e-06
290	RR	interior	1.5426980463429332	0.6712997597852662		136.63764281190245		0.14780898934544662	2.0242680516536565e-05	6.08445092862396e-06	2.4950994800775428e-06
291	RR	interior	1.1514260389889046	0.2755210507300947		135.54712760160373		0.32043597532003354	8.852051020719658e-06	1.7481887874097265e-06	6.052133685966257e-06
292	RR	interior	1.2378316592682326	0.0856441293929926		136.76928749563046		0.24317274723996513	2.659315429050462e-05	1.443092622152616e-05	4.837174394118961e-06
293	RR	interior	1.5353685871032738	1.0873874100491596		126.39260493355508		0.17475080254466768	7.925959612684578e-06	3.212868513014823e-05	3.786682702842589e-07
294	RR	interior	1.3128413903911598	0.5546491550191548		128.31695704215952		0.3025758551504517	4.728573570697705e-06	4.221997678374457e-06	2.922533339444552e-06
295	RR	interior	1.2980289775445455	0.8519293580791514		127.60385720806478		0.24521083531236396	1.529065519018285e-05	1.7297961504995486e-05	2.160067700676574e-06
296	RR	interior	0.9559432999070248	0.1140036428528195		137.48916846885527		0.38121301948021596	3.0327718864420887e-05	8.87727647239588e-06	6.057949477181441e-06
297	RR	interior	0.8137842257507437	0.17965806950821928		137.19418099410998		0.4901523361335944	2.8619304209070886e-05	1.767652753056866e-05	4.351596655259484e-06
298	RR	interior	1.230150985879107	0.4972351834203799		134.8759304467102		0.27715464615734664	3.6809380257197264e-08	1.7142078305141152e-05	3.843595411972327e-06
299	RR	interior	1.204337238803087	0.594965361728224		128.82757175408872		0.32864759729013576	5.869377620454238e-06	1.3190620008593285e-05	1.611687580360596e-06
