## Supplementary material for "Assessing the nationwide impact of COVID-19 mitigation policies on the transmission rate of SARS-CoV-2 in Brazil": seiir_fits_boots_RS.csv

	state	type	beta0	beta1	beta2	tcut0	tcut1	delta	e0	ia0	is0
0	RS	estado	1.3277864008035245	0.7385425591183337		84.65842813785392		0.44910181794680853	1.3042869135993347e-07	7.467579745114264e-07	7.613162992594832e-07
1	RS	estado	1.9387898401282295	0.9446436931513732		81.63420952294523		0.30291707176250754	6.760602081242325e-07	3.39031090038205e-07	4.178953576762474e-07
2	RS	estado	1.9723849325396292	0.8648209207919606		78.72825820965193		0.34336866815740485	5.27827629333868e-07	3.9048327358999614e-07	8.045495965333702e-07
3	RS	estado	1.7696578360372195	0.9722499630179364		80.45751487684551		0.28195946836911717	8.57750096042831e-07	5.436442907433426e-07	7.635697523998597e-07
4	RS	estado	1.8536381872788568	0.8811348407084139		81.74316833111268		0.3217710826174543	7.795680587400981e-07	2.6782874518130993e-07	6.847438145728414e-07
5	RS	estado	1.8135870043181568	0.7426197189406042		80.30865227821666		0.45185213196054846	2.1053958087605904e-07	7.183942429971463e-07	3.432697005704437e-07
6	RS	estado	1.6441432525843578	0.5912120929727765		79.919400544296		0.625866727595287	2.458915602374876e-07	5.434613195634979e-07	3.421510637977864e-07
7	RS	estado	1.8270582026323974	0.7255592853857976		80.00156227163723		0.4635951786735376	4.4251195542217785e-07	7.464573098540692e-08	5.963225545555258e-07
8	RS	estado	1.9857688979278385	0.9487661170983122		77.26749501184345		0.3062794981312863	3.9863703036955926e-07	5.473820627595111e-07	8.015121451849689e-07
9	RS	estado	1.7279869437527746	0.5681022079365317		78.77052073192601		0.6632745941343253	3.5476991662414714e-07	4.3807811095313265e-07	3.8961164292078435e-07
10	RS	estado	1.9756710505627166	0.687649176249374		80.72146886433522		0.4843689230819493	5.56342906059764e-07	5.3587806618749125e-08	4.157824984118206e-07
11	RS	estado	1.5954219957461824	0.7388658239618514		82.72325324276925		0.45093909333784665	3.7765314089619993e-07	6.428114257379662e-07	3.67850832133015e-07
12	RS	estado	1.9491585399947722	0.7803117520801284		80.06554749331295		0.41122735541922606	4.5884918803420777e-07	4.722322183209132e-07	4.229326767116785e-07
13	RS	estado	1.6573428927465745	0.7980101415672586		81.20954740918306		0.40024807417680464	5.465561717179501e-07	5.734709555293588e-07	5.40509072537706e-07
14	RS	estado	1.8002244200384194	0.8703523105221967		79.8394511428846		0.34757532006116165	4.3569629378743345e-07	3.365804124500466e-07	7.528385029381348e-07
15	RS	estado	1.7213085905999264	0.7763967580280116		80.46324079958845		0.41989247166764454	6.6933991687648e-07	3.6816082750097924e-07	5.488906277421468e-07
16	RS	estado	1.9247045205964275	0.8648812783848956		80.91301026302324		0.3367289530059064	4.855523949163787e-07	3.266430769452919e-07	6.302730970050237e-07
17	RS	estado	1.5895507463575216	0.7267306966936501		80.72765760703201		0.4619569457227479	7.05957104352456e-07	4.420609896402614e-07	6.08377732059241e-07
18	RS	estado	1.220541096549854	0.7200599755303612		84.83042497156471		0.46685371235074064	6.225842058996218e-07	6.654176150954801e-07	8.476445028224635e-07
19	RS	estado	1.9052789053115171	0.785382745700317		80.57788483873365		0.41933921567038623	2.6192195319120424e-07	6.269182227028929e-07	2.7924503670646614e-07
20	RS	estado	1.8988250650463654	0.7952416156201301		80.08301024719569		0.3971967530521555	1.76701429364271e-07	4.061786358517569e-07	5.97198909711583e-07
21	RS	estado	1.9062235813010748	0.7293271243184556		79.43666778589962		0.44326359598055015	8.308634689169663e-07	1.3394286332448747e-07	6.563818731739822e-07
22	RS	estado	1.8666916487194951	0.9618488804512956		80.62295969276718		0.27891254182472863	4.1093756133376327e-07	5.069437461254165e-07	8.74930864629543e-07
23	RS	estado	1.541110554091376	0.7098916549516423		82.50797186966629		0.4622291542572714	3.883425358234534e-07	6.210646534554882e-07	5.993653640441846e-07
24	RS	estado	1.6963979701695455	0.616055250134419		79.34782048942523		0.6052629157637445	3.062285390587232e-07	4.119828134032979e-07	3.586129297161028e-07
25	RS	estado	1.8671460836438107	0.7285945585226946		79.45850410702543		0.45685583544797403	3.237214533341045e-07	4.729586702328456e-07	5.516783608196106e-07
26	RS	estado	1.989852660717971	0.8021835972488831		79.4492109791834		0.3946179917452758	5.608942667196351e-07	2.7991481280118243e-07	5.18995077147002e-07
27	RS	estado	1.6860225901463062	1.0596092467407239		86.69016507070997		0.22481084073470295	3.0133702462984674e-07	6.678047602527272e-07	8.448369682416661e-07
28	RS	estado	1.9182277276827489	0.7362199606268146		80.91879781681345		0.44839993853825105	7.896735532292295e-07	3.179353757700071e-07	2.479431591845798e-07
29	RS	estado	1.8305947011336423	0.670555134010115		78.9474297172248		0.5238873602343335	3.9199363627994567e-07	4.842710786580203e-07	4.461244440522736e-07
30	RS	estado	1.743430692637889	0.8478339355266487		81.78915806402686		0.3577286212747006	8.647963073415611e-07	4.605598900948307e-07	4.822364392139597e-07
31	RS	estado	1.1507010909048636	0.6155621643674581		83.73357631135099		0.5958190764847524	1.471368929432212e-07	6.361171156936142e-07	8.37689627027752e-07
32	RS	estado	1.7356228342784488	0.9376779980101966		82.58755402602556		0.29189126338845106	5.441323560456765e-07	8.181193131524344e-07	6.870000522543615e-07
33	RS	estado	1.8155610308253458	0.7030973099984359		80.7335122238764		0.4848986679045133	3.48521691326602e-07	3.6142228250239613e-07	3.7248162565214695e-07
34	RS	estado	1.9876268633318428	0.8354589928076931		78.37176607125988		0.37447074118241896	7.49479438513342e-07	4.074241472062995e-07	5.58676593418779e-07
35	RS	estado	1.6480623116501065	0.6495684065652175		79.24035684944047		0.5451968098703632	4.673762089018726e-07	4.888812115428397e-07	5.915299035124063e-07
36	RS	estado	1.242028688984763	0.5954002971365114		80.27664504327336		0.6452777809423854	9.319686811699567e-08	7.085319283639478e-07	7.580991407324921e-07
37	RS	estado	1.698141416057146	0.8317834933122288		81.46569572812331		0.36195705074817053	6.337382503812019e-07	4.571643525487348e-07	7.328372000152763e-07
38	RS	estado	1.5056776874809348	0.6290066707877787		80.58283908886308		0.5793862421920728	9.571552602986471e-08	7.709817057197315e-07	4.3003158628486716e-07
39	RS	estado	1.9953589156092528	0.7189542803027291		80.8117005484923		0.46967401846841894	3.165777260457331e-07	6.488213142085081e-07	1.1835984139953381e-07
40	RS	estado	1.6786370457755102	0.9818285805698013		86.11156406564473		0.25692768536398364	7.933550369170551e-07	5.713085480552366e-07	6.868608280456176e-07
41	RS	estado	1.4663918246377194	0.7250203452927736		81.54333640402268		0.46385504345194983	2.5042564758720055e-07	4.6684722693756533e-07	8.282761319966404e-07
42	RS	estado	1.5116766550321121	0.6007877479773535		78.8719805834161		0.6242077580047168	5.134434910671315e-07	5.402072625432083e-07	5.394480025922587e-07
43	RS	estado	1.5652282275483047	0.6404052797212108		77.89463247775352		0.5691138329762981	6.704982940672474e-07	5.892421237611786e-07	7.292469118688857e-07
44	RS	estado	1.2570754615644528	0.6714309294364367		82.83271433894956		0.5258641308130342	6.877419609810955e-07	2.9121262485314706e-07	8.383960704546467e-07
45	RS	estado	1.942531455655298	0.8856518367857584		80.65024072321148		0.32879368868455333	3.319741679472343e-07	4.2650402034042793e-07	5.990874485050727e-07
46	RS	estado	1.940390429203726	0.7738595245849703		77.94439779787858		0.4276829721639535	1.1539458271078815e-08	6.278595415289973e-07	6.237642662874258e-07
47	RS	estado	1.7647199244797809	0.5624484860647352		79.13445093681158		0.6869466895788098	6.214102186067129e-08	7.283852992070911e-08	4.841992949805238e-07
48	RS	estado	1.5689500158901135	0.8408732458288607		81.96088717913793		0.3555273266979079	8.373684066066459e-07	4.903965211844128e-07	8.587623006966479e-07
49	RS	estado	1.507082861346923	0.8289803435942443		83.61101394902492		0.3706821395534013	5.666583870117e-07	3.576867579255307e-07	7.7727053036882e-07
50	RS	estado	1.8821767772878657	0.751014617010532		79.33593003840335		0.44523874177760636	5.923820831444271e-07	2.1049263359656856e-07	4.959709861260441e-07
51	RS	estado	1.5986065028430159	0.9101280504208255		82.18946155895831		0.32272468952890715	6.091340428525044e-07	6.975598113738069e-07	6.81180416759845e-07
52	RS	estado	1.8625079485966793	0.8935311177630029		77.95151093120865		0.34203752164944223	4.574948697787659e-07	2.993726786517326e-07	8.442630620285878e-07
53	RS	estado	1.8276695568722234	0.7882212141164573		80.09896690958787		0.3998452751986081	7.38486569063362e-07	2.7138341812238424e-07	6.338791362990941e-07
54	RS	estado	1.6335674127727606	0.7684132960340485		82.23982865194114		0.41758512933608144	2.5681356568628404e-07	3.9218200890712865e-07	6.493517341339296e-07
55	RS	estado	1.674436807477593	0.6790358139232183		78.33923871499353		0.521026586722562	3.833159993697766e-07	4.586048567012955e-07	7.142247923027406e-07
56	RS	estado	1.8501251318048688	0.7096117291726923		79.69650151698794		0.4729562666521167	3.733778789756575e-07	6.145304262393424e-07	4.220401268512947e-07
57	RS	estado	1.4062340208886897	0.5877065945653084		77.68849287385932		0.646041217687917	5.800901007646201e-07	7.667105987167811e-07	7.630862308772679e-07
58	RS	estado	1.4370241056075765	0.6213087708966378		82.10110734903276		0.588683791076325	7.278087994671425e-08	2.416739333370837e-07	6.090571405159505e-07
59	RS	estado	1.488383298015837	0.7897040487205301		84.70017333443151		0.40010163418629585	6.052637265068799e-07	6.140646045933817e-07	4.905775696908002e-07
60	RS	estado	1.9637689388872075	0.7329333624517506		80.00703571129344		0.4559000258744082	1.4806871751556368e-07	4.6784666702001515e-07	3.874402820536497e-07
61	RS	estado	1.9605085951269685	0.8696169069148035		79.38350757302877		0.3513890449932834	7.191648142582102e-07	4.44786934331104e-07	4.716923935457535e-07
62	RS	estado	1.997183747732415	0.6943521190855207		78.54640764690338		0.4956287661171086	5.582382716008499e-07	3.076616721436365e-07	4.4215644619554667e-07
63	RS	estado	1.996768679725617	0.895842817401498		82.58257213360869		0.32163084496874766	2.1011374693255125e-07	2.7765465551251295e-07	4.5049535361542285e-07
64	RS	estado	1.8928131686548335	0.735638765248495		78.20758687578159		0.4654709919726679	2.912020682649693e-08	4.026878022376298e-07	6.621072358483216e-07
65	RS	estado	1.9764145120254855	1.0528072930449641		83.09489852356353		0.23021751063742002	4.570080418902088e-07	3.3303257327122395e-07	6.882607417534328e-07
66	RS	estado	1.8736823772849547	0.8954186996105293		81.27911056898387		0.30847153654829895	1.814282074559516e-07	5.365744787551511e-07	8.394450588580116e-07
67	RS	estado	1.9978344665971965	0.9677496952019949		80.64903260443639		0.2836150351752089	7.797012495167345e-07	5.582058496209102e-07	4.617235177478688e-07
68	RS	estado	1.4378376710959229	0.877511516848161		84.73203658656587		0.33798528302572034	7.773775527749677e-07	8.212073989349106e-07	6.750773897660064e-07
69	RS	estado	1.9251287995135546	0.8403233448216424		80.40788221550099		0.3632463119369155	7.124100531620982e-07	1.8915275574632005e-07	5.364266332298949e-07
70	RS	estado	1.8498002113054612	0.593609599763182		79.68494994698084		0.6272345491631622	6.708018311431093e-07	8.983715414721355e-09	3.1209093220784905e-07
71	RS	estado	1.980059664108993	1.172971830972648		79.29286056558836		0.19473290844501473	4.7252309553801484e-07	5.230116417249286e-07	8.657492610048399e-07
72	RS	estado	1.8378179294768653	0.8223147977024917		80.30017643897295		0.3811659436581967	5.18814830121098e-07	5.730943543064658e-07	4.891349756604747e-07
73	RS	estado	1.9810133291505916	0.8077486148336741		78.81188556357847		0.3931118488533171	6.246951510152965e-07	3.9967636251047746e-07	5.279092233315399e-07
74	RS	estado	1.4702860955749912	0.7862568430814959		82.59782928616654		0.4082473997707537	5.040371954498254e-07	4.820210726745345e-07	7.236613120485302e-07
75	RS	estado	1.5468204075406715	0.7446656217293691		80.47264194247512		0.4533715020825916	2.865324049304316e-07	5.526410416043492e-07	7.497318851222275e-07
76	RS	estado	1.9744842745980655	1.1171435126966986		81.10931306770931		0.2201413608769543	1.960069292254403e-07	7.366719582748428e-07	6.17052564320303e-07
77	RS	estado	1.9903322861803407	0.9317005981635134		81.2192709119419		0.2943923882146619	4.0597210372649993e-07	6.797312596242765e-07	5.310443011004463e-07
78	RS	estado	1.8727185752320334	0.8029142555904948		79.88096305190663		0.3879236400706737	3.098367034643316e-07	5.719580147149819e-07	6.21844861044555e-07
79	RS	estado	1.9408530115221783	0.9457391669924569		80.2083730422888		0.2919800273728279	7.660050165474314e-07	4.968864187734395e-07	6.878532848606411e-07
80	RS	estado	1.8298124590705138	0.9486271312949214		79.34474778435222		0.2963373506856102	3.88291075364545e-07	8.104557853315235e-07	8.258681701404418e-07
81	RS	estado	1.778996688887762	0.7108212638723425		80.35428595895185		0.4766491414441188	4.0618394071880015e-07	3.0246809734865757e-07	4.932906389498148e-07
82	RS	estado	1.3917307628922568	0.6617148836052411		81.60395393521786		0.5482269139856477	5.981173077841806e-08	6.255084408128052e-07	5.786968036606638e-07
83	RS	estado	1.999560412493488	0.9126731011677713		78.58930039189318		0.3106849460976446	7.332827839668702e-07	3.911562391710522e-07	8.483120271095652e-07
84	RS	estado	1.6494360575270277	0.6366330756434051		80.6802564195584		0.5822675294305024	6.368585354095625e-07	4.584817386219666e-07	1.3303588502445636e-07
85	RS	estado	1.778439039601657	0.9160957531287155		83.94416024102324		0.3107916812011518	6.242307060868397e-07	7.355683662013332e-07	3.4465573073164047e-07
86	RS	estado	1.3873235824803065	0.7435156003032105		84.3584655120906		0.43898527632567225	4.0352595540801805e-07	2.547035218550314e-07	8.228421699272711e-07
87	RS	estado	1.7348476124261833	0.8243031441921672		81.44781537670164		0.36680812796993695	5.418439168694394e-07	5.912635785614544e-07	6.523822830695798e-07
88	RS	estado	1.6875523477190253	0.8502747071921456		79.28914692677469		0.3627978466964345	4.521091494144711e-07	6.314951904129756e-07	8.449106337084146e-07
89	RS	estado	1.7597859759101464	1.0426573946808018		82.08124163662474		0.24698475232672135	7.216959085422651e-07	7.141828914837178e-07	7.012760328606345e-07
90	RS	estado	1.1824185091955854	0.6468876969006634		81.07040503810344		0.573897852487992	8.217895533067368e-07	5.047444262069957e-07	8.164561420601412e-07
91	RS	estado	1.9443933621695957	0.7448994386145649		79.88138894291038		0.44865129195335063	4.890890567559311e-07	3.106748697308039e-07	3.6772142906563167e-07
92	RS	estado	1.7804592881156256	0.8653994689260599		80.79745700506905		0.3424948445865901	4.122674407876804e-07	4.437599551381312e-07	7.353931554309544e-07
93	RS	estado	1.7870883491249123	0.5873066649949874		79.10816397384166		0.6400994557609345	5.902200994033887e-07	1.3578300022676183e-07	3.6521366658171124e-07
94	RS	estado	1.840747207318553	0.664487567513764		78.35234952862717		0.5383587214509113	5.699051582859183e-07	3.1572314944440167e-07	5.103092861924852e-07
95	RS	estado	1.9961661696074358	0.73125462713628		79.05886136586511		0.46447262006631373	2.67623052871791e-07	2.447249156676792e-07	4.6465581939685093e-07
96	RS	estado	1.827352175031618	0.8961932462524319		81.03563517330166		0.32242181417894245	3.081038498432999e-07	6.974699775671835e-07	6.60093811747583e-07
97	RS	estado	1.645229519665724	0.6395467094201102		80.66684426028223		0.5614497394256588	3.9966363678563484e-07	6.826994756344079e-07	2.497149817845924e-07
98	RS	estado	1.945695677817815	0.7383990782912623		80.50416233226039		0.4456171013749127	4.077241373747938e-07	8.170011403622211e-08	4.893527909847812e-07
99	RS	estado	1.9501319264184294	0.8949936217621772		79.61872121396303		0.321872666657325	8.243404450670264e-07	2.40875103621074e-07	7.01277541586408e-07
100	RS	capital	1.6346518767864213	0.5309956108648218		88.69373710696615		0.28590825483878096	1.3296250342639837e-07	4.783852911048764e-06	6.2069748399383125e-06
101	RS	capital	1.586846814423932	0.3651696348277676		85.44856951393899		0.5273323777296879	6.459006627704399e-06	1.6386883408623654e-06	2.812444972987341e-06
102	RS	capital	1.7071329561765665	0.4223271458884615		84.70784472238668		0.4865445946523534	5.156125375209523e-06	2.576256611234954e-06	2.1191568643975483e-06
103	RS	capital	1.7248968135390252	0.49239180625081763		86.15708561113559		0.3288418338935038	6.495756808610309e-06	5.305749969374943e-06	4.317917833679009e-06
104	RS	capital	1.813062973434814	0.4247466555204282		85.02733774651742		0.4393718633399371	2.81525458966836e-07	2.5978449773798955e-06	3.881700018730276e-06
105	RS	capital	1.9147552758377575	0.43312793750668416		84.72388411195897		0.4376149690705978	6.823179679758085e-07	2.9542682148851803e-06	2.5856100872124656e-06
106	RS	capital	1.919928395012756	0.4006754469922877		84.76860671156429		0.477544521569205	5.146566058262842e-06	4.575265633010763e-06	2.840821447534163e-07
107	RS	capital	1.4974529879129208	0.33830814259825726		83.72180680132408		0.6701358830558427	2.935444422715166e-06	2.0090222183006294e-06	3.4157821197376683e-06
108	RS	capital	1.8504858340099457	0.4808674379275488		85.74001706869483		0.36282194657376415	3.983697068931803e-06	4.021379517192216e-06	3.1377509533985753e-06
109	RS	capital	1.6380167543251813	0.4036744909149879		84.7661435460224		0.487322347881992	3.4209258314613834e-06	3.701792485503865e-06	3.2764204215049332e-06
110	RS	capital	1.9568447563989473	0.3956785165286747		83.46673486074883		0.4865756435168701	3.7174721612819545e-06	3.933451045207482e-06	1.7696353609880651e-06
111	RS	capital	1.153613671329823	0.3622259808884288		89.726111879323		0.5248604365895161	3.808371284650432e-06	2.933076111504846e-06	6.504780829592762e-06
112	RS	capital	1.9414551047465924	0.4924875249882249		85.29402346218164		0.3329733831232772	2.5750947538778036e-06	2.639474528076385e-06	4.20278657494622e-06
113	RS	capital	1.8136792660912051	0.3756585573474491		84.91936710679052		0.5128578021068492	1.660563181749959e-06	3.2705114472184057e-06	1.934922598764544e-06
114	RS	capital	1.8880040843116666	0.5239995326994005		84.53769133023393		0.330953114426537	2.204981418998158e-06	2.7361409862957582e-06	5.092056077883399e-06
115	RS	capital	1.868373857761633	0.3802830679617963		84.77925925317932		0.5233384576718993	3.735557125164595e-06	1.1889899037625375e-06	1.5474774029802532e-06
116	RS	capital	1.4599788181029691	0.461338967614961		86.59033508724947		0.38065998206952656	6.699832701097899e-06	3.6852239180047256e-06	6.51270364149806e-06
117	RS	capital	1.8295567705627813	0.4457831344877894		83.93390247131697		0.4393171815144611	3.7035521424407623e-06	2.4378176860718447e-06	3.1145541891437266e-06
118	RS	capital	1.50943674530414	0.31713383834946174		84.5884673515149		0.6585029227449761	4.5763069368695965e-06	2.123864393330363e-06	2.3414443067062727e-06
119	RS	capital	1.7628868937024713	0.42090427581981127		84.76684246601916		0.4448210302927615	3.646409052657791e-06	2.196916936537894e-06	3.6028840669778456e-06
120	RS	capital	1.931940437947485	0.42576209387321995		84.65962160983435		0.4409284022831693	6.292481795575714e-06	7.779747236639196e-07	2.027881668737107e-06
121	RS	capital	1.5663955069037148	0.39122964202141297		83.53290298119938		0.5241720215153808	3.5537628333009838e-06	3.066506756799049e-06	5.122564119982867e-06
122	RS	capital	1.5628518934853082	0.3706933406074282		84.61421323371687		0.553504839099691	3.6592389066754532e-06	4.82893221101401e-06	2.1963011871538926e-06
123	RS	capital	1.4319088383082286	0.3513178056570769		87.67105392684202		0.5543784438346826	3.2870190310846475e-06	2.615351895625238e-06	2.4916452571499606e-06
124	RS	capital	1.8391346342833477	0.41771046087798247		85.24854192009617		0.42431761267381524	4.290359061663499e-07	4.060487018045917e-06	3.1961124988524734e-06
125	RS	capital	1.7573998861775517	0.5364198079180754		89.82475013136614		0.23501964191565913	3.9328067897427986e-07	3.9175653258751425e-06	6.480188348556162e-06
126	RS	capital	1.9428164462579585	0.48366091386593946		83.81694373118093		0.37122586720983547	3.294377876119568e-06	3.965320924677628e-06	4.098649291448847e-06
127	RS	capital	1.9901606165723318	0.4258072103721895		84.94345134653562		0.46245819492730716	3.3028036300886723e-06	2.600807846202156e-06	8.707374713075847e-07
128	RS	capital	1.7234825912548655	0.4218034341750827		85.70483657408509		0.41506379308163377	5.8549157079865265e-06	4.0605494667962e-06	3.1080002166063838e-06
129	RS	capital	1.7060679761344724	0.4449331792069236		84.73247529096092		0.40837547794587264	6.389511866455522e-07	3.3288280852666404e-06	5.480936398959222e-06
130	RS	capital	1.5847436173616405	0.33438594431369756		83.68936279789841		0.6543609195668989	2.94328629980217e-06	6.998211278923077e-07	3.7741571741683902e-06
131	RS	capital	1.5284557840954145	0.5313920783619194		89.28910295767172		0.2816827962022566	5.898772019995277e-06	4.36020538023168e-06	6.606475403862386e-06
132	RS	capital	1.7844653860280382	0.5985896252273684		90.23288679737036		0.20696395009150087	3.6432448216124505e-06	5.9343030598852395e-06	5.294719216783335e-06
133	RS	capital	1.7192578640863112	0.43509201233635464		84.26205903021749		0.4334481088413682	1.9339240912048452e-06	1.1478790951696731e-07	6.398387643452722e-06
134	RS	capital	1.743908158319847	0.34003927148802154		83.42601153791387		0.664589489136298	3.249490390079571e-06	2.453279319173892e-06	7.594866994713465e-07
135	RS	capital	1.3927528498193178	0.43120646287459513		87.40860146708685		0.4279347046419326	2.8904372493058744e-06	3.4294279889131524e-06	6.520979084828927e-06
136	RS	capital	1.9545447132094567	0.4204468488156593		84.23944683152585		0.45083134233938726	3.4308409810317796e-06	5.80642310611021e-06	7.066838915780751e-07
137	RS	capital	1.4469096489160231	0.40310766048712504		86.21679526294854		0.47402523759388615	1.517581774129604e-06	1.9386769404920206e-06	6.5767671046089536e-06
138	RS	capital	1.6382732014518582	0.46823823176851337		86.31811647623563		0.3493124611886013	6.12447093147406e-06	6.157669753642692e-06	4.908792511931224e-06
139	RS	capital	1.9837387584709163	0.44612436458597804		84.95934562120792		0.4094538591967406	3.4735751522457723e-07	3.047036066292873e-06	2.7070248845902678e-06
140	RS	capital	1.643481421256357	0.4084615743725746		85.67904492558102		0.4757460705776399	1.95889122219619e-06	2.536166399615596e-06	3.713891860329505e-06
141	RS	capital	1.5594883493520348	0.45470651258951866		85.54964478331938		0.40070825796657467	6.00839561544796e-06	2.7092939209468596e-06	6.135198418670924e-06
142	RS	capital	1.834634293172877	0.4936130787421331		86.57340525489343		0.30332801739743154	4.719052177284841e-06	8.222898280608302e-07	5.480752199381971e-06
143	RS	capital	1.7063660297561158	0.35334718598557713		84.44306762076174		0.5477978435523824	1.0713830906970004e-06	6.221612127826614e-06	1.5571905643512935e-06
144	RS	capital	1.6780346284757652	0.5139495787887098		89.05969008505136		0.2688343509246844	2.5206570530259495e-06	2.90295399156e-06	6.0255064574486236e-06
145	RS	capital	1.8345104874212388	0.5145620596631001		85.02619324190789		0.3058731898694821	6.1728074177797045e-06	2.752468759633658e-06	5.4867354949505765e-06
146	RS	capital	1.180446985041109	0.37758773702029214		89.4034436959736		0.4805971099578592	2.898928984500346e-06	6.272458889733886e-06	6.608943852780521e-06
147	RS	capital	1.8500604048061295	0.4137251700618797		84.81929347356312		0.4398567536184763	4.251819104947131e-06	4.151920871612923e-06	2.0223557649078964e-06
148	RS	capital	1.3254650195953088	0.4083898193529399		89.92005939080448		0.42175225222109525	6.661725626149653e-06	4.222391738566531e-06	4.790059891270361e-06
149	RS	capital	1.8500850819628283	0.4207408327457148		84.76961515940039		0.44758000219591704	4.599190185785512e-06	4.70272525649066e-06	1.6112763304687362e-06
150	RS	capital	1.9254262546053769	0.422797219803555		84.80706974996006		0.45979472415872163	3.085985791859302e-06	3.042276522517301e-06	1.320944201625985e-06
151	RS	capital	1.4964169423035951	0.381921353020219		84.31864625809361		0.5538284199423885	2.6320951027328063e-07	5.110554034688694e-06	4.5890696408934874e-06
152	RS	capital	1.6685106376686336	0.37452527151853693		84.75540426260845		0.5476657739115466	5.210114173693275e-08	3.926435455262605e-06	2.299293386617506e-06
153	RS	capital	1.838967013526402	0.5733100696772472		89.49784022737907		0.23443020755905572	3.7875882084362257e-06	7.874413327090262e-07	5.0766366857790024e-06
154	RS	capital	1.601489273233101	0.3632023145950751		84.54055330904696		0.5435504118536877	5.590170898216183e-07	3.665024489876398e-07	5.685997745835882e-06
155	RS	capital	1.5878134841814726	0.40270446866140885		84.71470797417622		0.47287038896535805	4.8073259047006585e-06	2.490411590586935e-06	4.821487661083057e-06
156	RS	capital	1.1449336296727628	0.3731929729134755		88.72567393045885		0.5163997864859207	4.0613918320696284e-06	6.0402206882175535e-06	6.678706228136672e-06
157	RS	capital	1.3640111587257202	0.3620277095908701		84.77826057064428		0.5947387169733052	1.3417508845474312e-06	2.7542408791410873e-06	5.728948339083179e-06
158	RS	capital	1.9792383991664138	0.4788151583481257		84.82281911459522		0.3880270153012902	5.321131168009055e-06	2.1374442102379304e-06	1.4238679151623235e-06
159	RS	capital	1.4285387208502112	0.3555220596070964		85.10585904597949		0.5822585156741286	5.894636295607143e-06	2.775145112915776e-06	3.3703655864777993e-06
160	RS	capital	1.9267250773502242	0.37698734605532197		84.16090643456157		0.5147387559756768	1.7146483321999752e-06	2.4923412878597653e-06	2.2703316029332433e-06
161	RS	capital	1.6658828301780004	0.4629935151247875		84.47837845155696		0.4072357300530469	2.835444934950745e-06	4.24899190666303e-06	5.067127166562009e-06
162	RS	capital	1.9705733361629145	0.41101515888973866		84.69704517989064		0.45959753171527357	4.055113431858741e-07	3.1845259724654712e-06	2.2599115922935036e-06
163	RS	capital	1.7133998638235792	0.46415671511897694		84.78833313471351		0.39186270237266396	3.4764873459970952e-06	2.6743411911485886e-06	4.737348114587287e-06
164	RS	capital	1.8499668101353808	0.38743087762857864		84.41549682299232		0.4984622810241074	7.246453847968677e-07	8.768575240213144e-08	3.941938871331075e-06
165	RS	capital	1.7386000458176634	0.4675852762781759		84.94827968923514		0.3707214553053625	6.489022725285065e-06	4.0381671931990956e-06	4.015522089780138e-06
166	RS	capital	1.371605343630277	0.3844492962672821		84.67628952462623		0.5675464918025177	6.31257561956353e-06	3.5684736766627427e-06	3.4259893278932575e-06
167	RS	capital	1.2728249058933105	0.3198569224669682		85.38541084880063		0.6759611228751803	3.810421158287597e-06	2.7114531005469808e-06	3.95168512983849e-06
168	RS	capital	1.7712884571168845	0.38094387035393534		84.89045382712173		0.5105683472381303	2.1352833034426054e-06	4.0086157974043766e-06	2.0212709792127407e-06
169	RS	capital	1.2685316605415038	0.4238234655813615		90.63612015057538		0.3941060410102675	5.626710567971233e-06	4.135358763323704e-06	6.480982457624164e-06
170	RS	capital	1.7545569290139422	0.446973107117272		84.58443886918481		0.40104349815742774	6.376078177717549e-07	4.62930891277167e-06	4.823824846357582e-06
171	RS	capital	1.665915246212191	0.4244752232472864		84.52104183012564		0.47287771963144215	3.002458490516766e-06	4.566661663096275e-07	4.435278577035043e-06
172	RS	capital	1.8339865688038173	0.4138049549752183		85.63332683955389		0.431744648671746	5.590801764668595e-06	4.612637574924327e-06	1.5465984337414557e-06
173	RS	capital	1.5072394683415826	0.3135905106375511		84.68931643803519		0.657172475759119	1.9103614523379266e-06	3.396200102070518e-06	2.8337422070112172e-06
174	RS	capital	1.5235109988308089	0.45407708937562863		84.40306859049866		0.4172777902084444	5.333562041367141e-06	5.315080116099497e-06	6.099470355904762e-06
175	RS	capital	1.745231535605802	0.3799180720608363		83.6221341450795		0.5490946492995008	4.379287188312689e-06	2.2444783464160603e-06	2.1194495640252545e-06
176	RS	capital	1.8073349480174103	0.39369513738080075		84.71206102521116		0.5068256370206707	5.0773345439937925e-06	3.1012890814238963e-06	9.670583405016592e-07
177	RS	capital	1.9441735610063524	0.42415196202612154		84.726095178397		0.45259502246830136	5.249627102041041e-06	3.7699079003718237e-06	5.600996301136499e-07
178	RS	capital	1.871336946730906	0.5157382544567166		86.67013028908525		0.3103281887701208	3.0201498785102852e-06	5.363160780166604e-06	2.904273838899217e-06
179	RS	capital	1.5313158078389075	0.3395470767389247		83.55933560128011		0.6283374176769019	6.327294294138922e-06	3.686806060691763e-06	2.4877235730967627e-06
180	RS	capital	1.771199726123857	0.4712127736015337		84.97952255303656		0.3940404465770723	2.9793842207044825e-06	1.479234900220632e-06	4.447110774467976e-06
181	RS	capital	1.537033467433998	0.5145313348944892		90.2697315571393		0.29649411010094573	5.4305771442074894e-06	4.3231072524203805e-06	4.6949725885424204e-06
182	RS	capital	1.1689431164504018	0.3705596172343725		88.20443739190375		0.5168621362835795	4.558972957802653e-06	5.544056821856366e-06	6.44792947720056e-06
183	RS	capital	1.9974460313742108	0.44323354738676174		83.29525959981333		0.4333561416890821	5.271745705562621e-06	6.039933411353612e-06	1.6255950731287392e-06
184	RS	capital	1.8178229321105837	0.49902628820307715		84.79480634411249		0.3460338991975561	2.2439648409018063e-06	6.297383461272187e-06	3.9149437398557726e-06
185	RS	capital	1.987144523344143	0.4624632839361606		83.92409387041586		0.39961604578065546	3.599894964841858e-06	2.0904006573762847e-07	3.973009373301368e-06
186	RS	capital	1.7927224656926908	0.43215998616232043		85.0046004416745		0.4116875727136614	2.0136479484222336e-06	2.807708463003948e-06	4.0524273544650205e-06
187	RS	capital	1.9524102967804642	0.4342665949949882		85.18139516868226		0.42406075168555857	2.826855015784085e-06	3.963487618587551e-06	1.4952572726112816e-06
188	RS	capital	1.7154339000717123	0.3402052140528451		84.6491202780565		0.5948892014420073	2.693752449443746e-06	2.6552660615622e-06	1.5998576070555692e-06
189	RS	capital	1.238869025085414	0.3646025605180977		88.04653155266841		0.5514640286704187	5.421530664352414e-07	4.526149635190527e-06	5.141305181695852e-06
190	RS	capital	1.8264022741302803	0.4300728720589507		83.37024091677256		0.45981090087679083	3.0217764213773315e-06	5.454710676145568e-06	2.918910245546051e-06
191	RS	capital	1.8446364722675432	0.4978233525570943		84.34439988225053		0.32351140941031875	1.4154727048562977e-06	5.5070990194426595e-06	6.060927314523061e-06
192	RS	capital	1.6098505726255545	0.3617191725345539		83.68004124613623		0.5896786508846055	4.414184619479984e-06	4.500617544375561e-06	1.8801709791690238e-06
193	RS	capital	1.9530776098553675	0.449321640968009		84.73786991210638		0.39653951823833533	1.5605452687038785e-09	2.495804010538678e-06	3.876944881797757e-06
194	RS	capital	1.6136542477600084	0.5399618728700804		89.45742078190618		0.2615062736438945	3.4364432517205537e-06	5.9203985967726775e-06	6.56649345506963e-06
195	RS	capital	1.8786475946801282	0.4083632382891622		84.4325976577602		0.47604612591561035	2.3045656150929303e-06	3.120061040213549e-06	2.192081784173788e-06
196	RS	capital	1.2549540929877965	0.4263901745226519		88.40152175409129		0.4397092401680301	3.995185371806645e-06	4.684592880404016e-06	6.222881447806038e-06
197	RS	capital	1.5505517109229743	0.34417946897167756		85.46041827216042		0.6112204393490515	1.1291780603296726e-06	4.962709685463698e-06	1.1919663110874503e-06
198	RS	capital	1.7050638737670067	0.559787643214194		88.58579838278112		0.24467982373461336	5.8986020120006055e-06	1.5802085467872818e-06	6.4364558650677165e-06
199	RS	capital	1.5537756559119944	0.449767805139579		86.0117553192809		0.3875191829406011	5.128008804860604e-06	5.683212363466238e-06	5.037749648079923e-06
200	RS	interior	1.1654871406247986	1.5441042849515192		135.40531410153417		0.23320584324923155	8.743589919664884e-07	8.473414493195142e-07	9.992293950360551e-07
201	RS	interior	1.1703917167551083	1.2496996935061742		130.26168846509398		0.23737430338936022	9.719299400306382e-07	4.895310687853937e-07	9.383295862011383e-07
202	RS	interior	0.8947683927858698	1.9646866318848328		139.79338092845936		0.4050386720071903	5.548675501951242e-07	7.385625689060764e-07	9.456017137111567e-07
203	RS	interior	0.9084812423780847	1.896689892755661		138.93088040028206		0.39258959805268356	5.314928716978127e-07	7.878822648421974e-07	8.776287588846766e-07
204	RS	interior	0.6934070035557193	1.0640897894215517		139.5458246080292		0.6094483992026322	9.83935920118562e-07	6.661930586202042e-07	9.716780468524113e-07
205	RS	interior	0.7205175103626618	0.8487544003538221		132.6411782755711		0.5683547446634905	7.688878246054921e-07	7.502612474195671e-07	9.782938384072296e-07
206	RS	interior	1.3018163276487509	1.7135378158733339		135.66632458978083		0.18170951025409254	5.756922741248594e-07	4.408543230707374e-07	9.97695971505269e-07
207	RS	interior	0.7571315043988025	1.2128649667954337		139.1819236986881		0.5309648957978512	9.813211262356128e-07	5.201132158298911e-07	9.972034941121704e-07
208	RS	interior	1.0965409873655547	1.496627663145144		134.48886696786928		0.2641627730243324	7.373847827293417e-07	7.812129852335434e-07	9.744248602563405e-07
209	RS	interior	0.9029295145271653	1.5653628676902276		137.51355806114015		0.40650417686843077	4.954761364143714e-07	6.227207290410702e-09	9.085817263740128e-07
210	RS	interior	0.9822533626711949	1.8074151470104427		138.9581877278915		0.339376185662341	3.1779899235165165e-07	1.002756623681196e-06	9.93132953413241e-07
211	RS	interior	1.0099730231311033	1.9054957581338476		137.91408005177024		0.31947808137286376	3.776839950777258e-07	7.735576238979252e-07	9.964283798794254e-07
212	RS	interior	0.9472268736428995	1.8003348518878581		138.8344851234137		0.36789811592954985	5.653229697904899e-07	2.1742501558434752e-07	9.916820927895542e-07
213	RS	interior	1.007305113704047	1.9552443981573338		139.2234722240382		0.32363669052499694	8.390434147082077e-07	4.38322650957246e-07	9.36336994811292e-07
214	RS	interior	1.2761075879641786	1.7085308931590804		135.06207814505944		0.18421470142805793	8.984769031290221e-07	7.591760606012252e-07	1.0046850091640466e-06
215	RS	interior	1.140583928839834	1.7363831926048947		138.83546418470465		0.25584752668842947	7.385529228780301e-07	6.331030166266509e-07	7.24886473566906e-07
216	RS	interior	0.7576440718332489	1.305036506468992		136.46004866772086		0.5190019002989655	8.500888564265686e-07	7.449153785994879e-07	9.117709678134188e-07
217	RS	interior	0.9311258770695217	1.9534469365247837		138.8422831330117		0.3752609190057591	9.848229361097633e-07	4.725097349739031e-07	9.271306216135201e-07
218	RS	interior	1.1423478939216487	1.9545826810647107		138.34864040690314		0.25505770098842373	1.576479822290541e-07	4.883683036905668e-07	8.252425273291142e-07
219	RS	interior	1.0330241534450306	1.9576109119566452		138.41507874851396		0.3037217538454403	9.512335806169301e-07	5.99036091454732e-07	9.282050090747955e-07
220	RS	interior	0.6832379645352308	1.6517274763443992		139.79940559980827		0.6212815853208902	9.450690418381904e-07	5.654727300384825e-07	9.0990330604083e-07
221	RS	interior	0.7490471539893471	1.6426653089156213		139.3828692201844		0.5329094100441605	9.632554042677032e-07	6.769775388543066e-07	9.397395078385834e-07
222	RS	interior	0.9768758717008015	1.166757145417032		133.183979582098		0.33483245492318536	7.963110255851727e-07	9.373753146060177e-07	9.975661404578605e-07
223	RS	interior	0.7808069178114221	1.741791386587235		138.73036150046312		0.49568534659274005	7.203019929161746e-07	8.055722212223328e-07	9.648512868662335e-07
224	RS	interior	0.7655970069035036	1.2526797141820651		137.34631513644896		0.511631430054299	9.299758522349473e-07	5.865001284890697e-07	9.819794636193376e-07
225	RS	interior	0.8213468157576278	1.750379147886298		138.7445341905151		0.4552048618182751	7.38231704683947e-07	9.092125255899855e-07	1.0031175806090377e-06
226	RS	interior	1.1355370478915234	1.9900340066841735		139.7428105074404		0.25419548973130557	7.221521614273107e-07	5.276497804126509e-07	9.88332262557791e-07
227	RS	interior	1.1143573183392916	1.724093979397835		138.00767692250537		0.2641051268114969	4.210982762878617e-07	1.0006961718475604e-06	9.425238126597089e-07
228	RS	interior	1.8847445986795013	0.9376824025916161		80.53857544492661		0.34682874022750226	7.985846273008935e-07	6.199525942712892e-08	2.3539746742690347e-07
229	RS	interior	1.3320193406774508	1.666445407746809		139.16746688912554		0.17669016887034913	6.087797597392079e-07	5.9619030125169e-07	9.167731388702523e-07
230	RS	interior	0.8754244841082294	1.4517520582711891		137.20397960232168		0.4090680480278551	8.82384235718394e-07	7.37137482870048e-07	9.778985615987343e-07
231	RS	interior	0.9486220230884407	1.566100703519942		137.30374919581698		0.35785100929783104	9.452524368734256e-07	4.505411959484857e-07	9.104933606410024e-07
232	RS	interior	0.9921869693644892	1.460226704234351		138.99724985239055		0.34639785911373155	6.799390725540704e-07	4.520280987883771e-07	7.977771488151792e-07
233	RS	interior	0.8840485748112411	1.6248671244597854		138.24392143895568		0.41490415344332576	5.940401111938438e-07	8.945684886777851e-07	6.399261936997465e-07
234	RS	interior	0.8782540717326043	1.5480399890404917		138.5002579186378		0.4242157867233184	3.926706394088414e-07	8.286855696780987e-07	7.915679941528464e-07
235	RS	interior	1.0270360906865563	1.961339344074878		139.42200646237168		0.31300766833941385	8.772864852621527e-07	9.235559302585444e-07	8.456285118809591e-07
236	RS	interior	1.0676266731835315	1.9084882242437515		137.92650734305636		0.2801776711259924	5.561345408724272e-07	9.33875430953859e-07	9.737167273687851e-07
237	RS	interior	1.6980373058268199	1.9307187069570557		131.64486266682573		0.07705088174382863	4.687810595992513e-07	3.0566611109695445e-07	7.337005359324795e-07
238	RS	interior	0.9489184214743792	1.4899446632295104		137.7521587677152		0.3606028615082036	9.666597515842026e-07	7.212200241123028e-07	9.179597728400974e-07
239	RS	interior	0.8386895363164513	1.3311432913739358		139.10219788675482		0.4722995479620741	5.737979109398225e-07	4.133662624602194e-07	8.158037033496091e-07
240	RS	interior	1.0931729978204365	1.500988419829291		135.2223967386101		0.2682268351520557	7.932106236352971e-07	8.053697488592684e-07	9.803860869110029e-07
241	RS	interior	1.2630631885219672	1.9634551223196328		138.05960020660135		0.19844092259831966	5.418145199745276e-07	5.61589706224707e-07	9.127241008997812e-07
242	RS	interior	1.0122053793930954	1.2864002563326473		139.41430117220835		0.3205224867801078	9.879465513302741e-07	6.506934514651516e-07	9.835825718890754e-07
243	RS	interior	0.864785885131886	1.7898936563203762		138.60499385331457		0.42677361630353217	3.5209788471565505e-07	7.837551808606098e-07	9.58510559779123e-07
244	RS	interior	1.3895632125746216	1.92181356684742		138.35276458364726		0.16455131201621429	6.701829070092764e-07	3.766681591277722e-07	6.078970139956129e-07
245	RS	interior	1.1310543731152298	1.9181176333762668		139.15988545406847		0.2540257840273777	7.252945784957332e-07	7.482446279690111e-07	9.48273127915225e-07
246	RS	interior	1.2479654558046633	1.9786460329328492		136.6693854653733		0.20395862713926066	6.751953622200186e-07	5.902912858651687e-07	7.717526646573556e-07
247	RS	interior	1.2611503924695107	1.6958618587271042		139.74824142478155		0.20210500534778036	5.474402430427092e-07	4.2839371627801704e-07	9.746249243369175e-07
248	RS	interior	1.1577984394552554	1.4730097935506654		134.6036792658787		0.2378236834825399	9.703067516737606e-07	9.86564633682946e-07	9.642693948930287e-07
249	RS	interior	1.2809954152226986	1.7192362567156885		134.9074050471717		0.17996578492677728	9.631557858624705e-07	6.790212982234489e-07	9.591614817027271e-07
250	RS	interior	0.7178434821832768	1.8726054216445633		139.31796200537593		0.5727845131611222	6.592856770998425e-07	9.319718919866565e-07	9.543298578165225e-07
251	RS	interior	1.4927974368809502	1.9714278067275497		135.81698696687135		0.12135340538063782	2.924481134913557e-07	4.657950711208906e-07	9.561358987705362e-07
252	RS	interior	1.2875716165824587	1.8077513083823151		137.72560841663142		0.19020934729139286	4.967973763735553e-07	1.92771612346981e-07	9.794556128359898e-07
253	RS	interior	0.9084806484266167	1.9654624541174173		138.65430356408723		0.3858004769518277	7.403798695897307e-07	6.948264161806029e-07	9.95562615085212e-07
254	RS	interior	0.7676382577035027	1.2438029320512227		137.86344022137348		0.5101064796799676	9.72200168970002e-07	9.704406925648993e-07	9.444309586351535e-07
255	RS	interior	1.6486168500516394	1.89057005400079		134.4827308201595		0.08277919735432548	7.990610451130162e-07	4.200993209349487e-09	9.83997688167531e-07
256	RS	interior	1.1572344532564058	1.644311501399903		138.82845205898784		0.24777400644345057	5.502062266523104e-07	9.790938625650206e-07	8.654807369191921e-07
257	RS	interior	1.1570927036447372	1.7706434785392493		138.2504328876819		0.2434692623949426	6.092274137245169e-07	6.498812585356777e-07	9.676962098386848e-07
258	RS	interior	0.6670994732403566	1.7510643682739526		139.55326383072781		0.6344539601862156	7.973384612906895e-07	6.853437292673074e-07	8.929705362119518e-07
259	RS	interior	0.9000591890044809	1.2988987784946713		136.9395141474673		0.3942310564112228	9.342374700957116e-07	5.568568964634353e-07	9.716237708284348e-07
260	RS	interior	1.1502211553622166	1.7727492819000845		137.8702043642467		0.24132729892981833	9.457828935965178e-07	7.580954330235793e-07	9.741810327852755e-07
261	RS	interior	1.0908984757622506	1.8587907840185616		137.8139866379055		0.2673199478891878	8.737361466400037e-07	9.041673130399633e-07	9.72379651324791e-07
262	RS	interior	0.9350296058141992	1.4687797277838504		139.46690982008897		0.38115190849409863	7.006948084796792e-07	6.949715585534158e-07	9.167153180245121e-07
263	RS	interior	0.9245970099737348	1.92826549092297		139.69028413994985		0.37543758641614455	9.409568807252786e-07	7.301472753348599e-07	9.238111869589372e-07
264	RS	interior	0.7488669150345133	1.5441502126562656		137.97833907223998		0.5267596440539828	8.840144459060929e-07	6.063180373512139e-07	9.724386649695949e-07
265	RS	interior	0.9187773967564264	1.3887058427667176		137.21449930714823		0.3799046252935838	7.027556864896365e-07	8.480723115634256e-07	1.0026152410311203e-06
266	RS	interior	1.0806266144146317	1.4108014603452603		139.40199086344157		0.2960001296441251	4.971265944314113e-07	8.52630010837032e-07	6.89363869625429e-07
267	RS	interior	0.9152267660719562	1.1463903186617188		132.723748402068		0.3848317599778373	3.9316632678568e-07	8.894785120318489e-07	9.777555802083947e-07
268	RS	interior	1.2021266625924891	1.7742944455098688		138.05870080396022		0.22625358487805866	7.276343657690485e-07	7.584809810480785e-07	8.009188786724758e-07
269	RS	interior	0.7379816477291237	1.613160327323786		139.7607161299109		0.5488797226256835	7.708372655395681e-07	6.384163822153686e-07	1.0056985830672493e-06
270	RS	interior	0.9136972809999551	1.8546213402508753		138.86689244135184		0.38433833799688666	4.556266797630787e-07	9.495396993384876e-07	9.773777938504784e-07
271	RS	interior	0.7442474994881539	1.2799971838655977		137.8255350404641		0.534692959568289	8.410275226842533e-07	9.217255894665036e-07	9.949144660400822e-07
272	RS	interior	0.998369657987809	1.8266656408847648		138.32588566037361		0.3286153595550147	4.805682308273883e-07	7.348519456942009e-07	9.649843858360673e-07
273	RS	interior	1.0367097063425348	1.9519466337814115		138.11119629437542		0.3016366033054652	5.85385318239274e-07	9.730077334010363e-07	8.893969037037125e-07
274	RS	interior	1.0055627265573592	1.6328984304554706		137.3298867924746		0.3187276194137128	8.875293644900834e-07	6.86499669093857e-07	9.60254185893228e-07
275	RS	interior	1.3062065726985075	1.8782630202674349		138.62205477640128		0.19043583077588874	5.700486575366928e-07	4.803869947549232e-07	7.194518503293957e-07
276	RS	interior	0.9670871081125162	1.1495176778437546		137.9240004764603		0.346062635463684	9.286745854889937e-07	9.066407413710743e-07	9.72878362336427e-07
277	RS	interior	1.0047495535336242	1.9278084566667013		138.74877925450693		0.33006252949898696	5.102505415292887e-07	3.4721068476232403e-07	9.22645837403024e-07
278	RS	interior	0.806252011172202	1.3976910006844347		137.76864693127038		0.4871569938303751	4.402885786427867e-07	9.909529357872445e-07	9.620220817862732e-07
279	RS	interior	0.8472380314197681	1.209118925550598		134.81776245030147		0.4316573471538171	7.176100700679047e-07	9.058802221362732e-07	9.662078357181869e-07
280	RS	interior	0.8440768623188631	1.7542060757597058		138.5630247336195		0.4389814480815213	8.77782103667313e-07	5.418321841354532e-07	9.529443971145993e-07
281	RS	interior	0.6896358586824893	1.4474145685008712		138.49307453537958		0.5940463461733034	9.367225329601233e-07	8.019047438123373e-07	1.0032417102123682e-06
282	RS	interior	1.1950542750194524	1.6534397641326994		138.10016606320548		0.2294197856819975	8.218160316055178e-07	3.6356453912662873e-07	9.119912526612885e-07
283	RS	interior	1.1403329820495953	1.564987437481732		134.7699298416213		0.24326114440252816	8.051873959900702e-07	9.91604539233255e-07	9.55010205973207e-07
284	RS	interior	1.1698420860559025	1.60738192174657		136.37694376351877		0.23402016729192943	9.053291502246432e-07	2.736217003090196e-07	9.55855783656514e-07
285	RS	interior	1.1887131310760282	1.90102938192408		136.84336140159672		0.21832941821647137	9.401040598126311e-07	4.513709939315943e-07	1.003751464037825e-06
286	RS	interior	1.068925452390943	1.5300575806061263		138.78157595006218		0.2891154869888594	8.519153394754079e-07	8.354689654380523e-07	9.058369255318466e-07
287	RS	interior	1.216924374492857	1.6146268227606946		136.38345735235248		0.2140371561394103	6.154115893272359e-07	7.326472007728831e-07	9.87357150713104e-07
288	RS	interior	1.0879616604099633	1.5822895624465212		138.02964666612314		0.2722024457577621	5.753060020817975e-07	9.965159759046106e-07	9.428687731197386e-07
289	RS	interior	1.17717871509574	1.8097122962719503		137.77650931814517		0.23531277765681008	4.713099026921415e-07	5.840464326105165e-07	9.099102531925276e-07
290	RS	interior	1.8582568384941567	0.8978660268306303		79.90897042568456		0.3768512646299214	5.082562391921028e-07	3.896547324006948e-07	1.8340384651732878e-07
291	RS	interior	1.4022084369628223	1.9220973437695408		137.13137996240314		0.16188333497079227	9.485990373559578e-07	7.666275314945728e-07	4.897282617908865e-07
292	RS	interior	0.788733301330506	1.4423558121898952		138.93124250710795		0.4900742178956	9.808376095700256e-07	9.790640997169892e-07	8.544732580359068e-07
293	RS	interior	0.9878697382530425	1.029003970263413		122.40963072193972		0.3328564870516377	7.610448942828072e-07	9.011801780791932e-07	9.810691024876519e-07
294	RS	interior	0.8445013836344504	1.72437101463563		138.220073219466		0.43396660618804805	8.601109571787213e-07	9.986178954404549e-07	8.932133844970856e-07
295	RS	interior	0.8712000684202571	1.121866650877806		137.66634288187382		0.41822510531340584	8.762118902381728e-07	9.440500602714134e-07	1.0029658389878335e-06
296	RS	interior	0.7547698802270186	1.4691528946475136		138.9728301614026		0.5285963622013917	7.943491783744362e-07	5.383050440940204e-07	1.0029280314590286e-06
297	RS	interior	0.896537842860252	1.5926006662937522		138.46944969343343		0.3972598283948286	7.587366364088516e-07	9.787079168083318e-07	9.178527412341579e-07
298	RS	interior	1.2408360374193088	1.9201138847443056		140.1856225938091		0.21380955874498822	4.70173767964297e-07	6.012759705533321e-07	9.084490957235802e-07
299	RS	interior	1.3327841780320913	1.6155805612247403		136.21050777882442		0.17113864999037792	5.908926963829933e-07	7.123044758261305e-07	9.651069321755641e-07
