## Supplementary material for "Assessing the nationwide impact of COVID-19 mitigation policies on the transmission rate of SARS-CoV-2 in Brazil": seiir_fits_boots_SC.csv

	state	type	beta0	beta1	beta2	tcut0	tcut1	delta	e0	ia0	is0
0	SC	estado	1.9343938531259326	0.8690611907709941		86.39003212067483		0.29487149124185785	1.0119530039115035e-06	9.007884282610567e-07	1.2930165125758182e-06
1	SC	estado	1.761870522082662	1.012387575957149		96.59759379468017		0.2092647099908025	1.2917384026767967e-06	1.0391768299351772e-06	9.268383576087018e-07
2	SC	estado	1.880105350359961	0.9058408853006172		87.7268259580921		0.2787715989679037	4.461963856158123e-07	1.3149629560362704e-06	1.2063226212986378e-06
3	SC	estado	1.9912479765721764	0.5556930557153497		80.56531030435802		0.6458424155347063	6.547152834440714e-07	7.862450553660301e-07	8.064641237375711e-07
4	SC	estado	1.7896051577991545	0.5214867082130924		83.31888617244223		0.6773318539771156	6.867516399335551e-07	7.4181008515466e-07	4.4121992149298806e-07
5	SC	estado	1.8250881513378956	0.6409044657233655		83.61747971733567		0.5068826718501472	6.042877166532655e-07	4.506759733672775e-07	1.1103402116850693e-06
6	SC	estado	1.868007964468064	0.7292851057697581		85.69023610230829		0.4081931068982775	9.520637567196966e-07	1.119185021418724e-06	6.709501720137392e-07
7	SC	estado	1.8041667517500417	0.6447131834421117		83.73768007379645		0.4967850347620312	1.3307798041453562e-06	7.581133501668652e-07	9.454098586859668e-07
8	SC	estado	1.6775225261092819	0.6333374240205494		83.79132090597264		0.5053090924266181	1.2045113608137227e-06	9.678007964527872e-07	1.3643991107553414e-06
9	SC	estado	1.601971648866826	0.6253714302850771		85.2978924761517		0.5118363477441578	1.3783948005957255e-06	4.252768003301697e-07	1.2608525693273273e-06
10	SC	estado	1.9345931071907638	0.884567908531205		85.85877933591325		0.30020729208584823	5.085680385470526e-07	6.114459678940707e-07	1.308400388747724e-06
11	SC	estado	1.9004539306758277	0.6962578841958517		82.09252828805602		0.45983611983835476	4.1263628156581873e-07	1.145826090255658e-06	1.2360317266423263e-06
12	SC	estado	1.8272585994567212	0.5711726765578943		80.50859734723599		0.6104047700233556	1.2135931653313896e-06	8.867585397288379e-07	1.3479644602197334e-06
13	SC	estado	1.7216635088657102	0.8550722477647619		89.55234598943397		0.30050631565817953	8.039882723139647e-07	9.473267162577885e-07	1.3389333630542044e-06
14	SC	estado	1.6622542521746118	0.7239736814201456		86.54516948166777		0.42599813830070504	8.707720995972851e-07	3.8729499963607537e-07	1.1260227356010725e-06
15	SC	estado	1.6810936631294857	0.5611894559931828		82.76079379422738		0.6095471515263449	7.362225903643933e-07	1.1346044654190063e-06	1.0702044800530532e-06
16	SC	estado	1.9059549655689088	0.5738246337079007		81.68896468729692		0.6039116463049421	8.409405367196383e-07	6.938891599675156e-07	8.786707120068491e-07
17	SC	estado	1.9174966658135952	0.5992141168537842		81.27321385098242		0.5655455975802297	8.778827929556884e-07	1.375407563811331e-06	8.34211019856961e-07
18	SC	estado	1.7679534733296098	0.5337138546725387		82.05353975026155		0.6523061160770591	1.7068536745961985e-07	5.127819589733734e-07	1.3650636702381967e-06
19	SC	estado	1.88730433928474	0.6305494258381206		82.28972692357047		0.5221715217000128	6.434931454818043e-07	5.882416996149713e-07	1.209854491832263e-06
20	SC	estado	1.9392614480987485	0.6359254186938688		82.33258805436921		0.5081065367191288	5.264229820299685e-07	9.761369017588795e-07	1.0967410044759327e-06
21	SC	estado	1.9916300594436251	0.6810343849951144		83.86463317906653		0.46049074890450536	5.224361773509266e-07	8.410805534788e-07	7.39300242813686e-07
22	SC	estado	1.7616086526232793	0.6348003897808026		84.58241196232967		0.5067152667772812	3.6685898484099827e-07	6.129227231242979e-07	1.0637255968972224e-06
23	SC	estado	1.457873822813935	0.6161361992983908		86.32048831207513		0.5389827223449905	5.575738763897508e-07	7.731740048715067e-07	1.220408756479332e-06
24	SC	estado	1.8422323381754049	0.5731859914683433		82.00563930593974		0.6016061116402488	1.2660458075494271e-06	5.713901991236129e-07	9.077956787084396e-07
25	SC	estado	1.8451267088592818	0.5782700589236888		83.04272909683544		0.5874519003370935	2.477320208320833e-07	7.85161350066379e-07	8.792584863956199e-07
26	SC	estado	1.3335045881090382	0.605954705265459		86.98170894365225		0.550855955919066	1.129252036222494e-06	9.790034009894657e-07	1.296126477109446e-06
27	SC	estado	1.5329154885972858	0.5165033511681335		84.03621775552188		0.6756901163395893	1.0197687519232193e-06	1.22745032228382e-06	6.665795609720858e-07
28	SC	estado	1.8887320933857092	0.8786297008589591		83.64140366502409		0.31869231812366466	8.98176169115226e-07	9.83507431090041e-07	1.3250641351174767e-06
29	SC	estado	1.7111225147794074	0.6085854828074447		83.82854014793507		0.5437086750389556	5.343025814421436e-07	1.0615667716278246e-06	9.67716257191984e-07
30	SC	estado	1.9099070001036595	0.5674232759652439		80.48664052438292		0.6086252482644349	1.0345114909846012e-06	1.0840558611417194e-06	1.194264547305341e-06
31	SC	estado	1.991227602983418	0.7333880859501088		83.55686222694794		0.40708890681883103	9.986454105595881e-07	5.169390178244909e-08	1.3707565397268833e-06
32	SC	estado	1.9024550436766574	0.6090263485543825		82.3700360407412		0.5440594334146406	1.2511234609220692e-06	6.698905272977396e-07	9.231871644479783e-07
33	SC	estado	1.9380014383055197	0.7722894789708739		84.53473472462807		0.37130790642310263	8.251809262650366e-07	3.472520452059971e-07	1.3079029876576581e-06
34	SC	estado	1.6589393865368323	0.8227735439217164		89.27490232236556		0.325476153607659	4.978036676739701e-07	1.2757071203002763e-06	1.3597278774862557e-06
35	SC	estado	1.9526856257090948	0.6122755810420104		82.86921667323638		0.5377468104518651	1.0354188193369167e-06	5.0937575690892e-08	1.0916122583668255e-06
36	SC	estado	1.7293711910836616	0.6143009312229114		82.92876673583075		0.5499954379461114	1.1657899897555855e-06	8.695902987148921e-07	9.010474636294418e-07
37	SC	estado	1.7809371581900841	0.5679212414108596		82.00500508054994		0.6161295122805331	4.688311028311929e-07	6.309050085905727e-07	1.154574598696403e-06
38	SC	estado	1.8094586826626242	0.6193779728316422		83.8263098274881		0.5355978585605587	1.073046106247027e-06	8.769254007623603e-07	5.941974151298723e-07
39	SC	estado	1.9901403198433876	0.7004202264613306		82.20157606264597		0.4393511979366828	8.811236923674625e-07	1.1136861520038838e-06	1.2220530434923353e-06
40	SC	estado	1.7165077306073115	0.7125740681437955		83.70518815209405		0.4463241611714431	8.118244230188228e-07	7.981953163355443e-07	1.317163848479208e-06
41	SC	estado	1.5882046510203103	0.581699485822539		83.88440274434996		0.5902161968916416	1.225341897247206e-06	9.428703527047822e-07	8.659442078010145e-07
42	SC	estado	1.5987193706422786	0.6184279506663969		84.68016821159091		0.5259061117495998	5.700019598355663e-07	1.0914457777404753e-06	1.2725724467820627e-06
43	SC	estado	1.7285696303824014	0.7413710978125604		84.514630520304		0.4024259629230891	1.1446649860004278e-06	1.232094425670708e-06	1.2855425356535014e-06
44	SC	estado	1.9147793203384456	0.6072743170502243		83.015901726981		0.5434791949541287	7.147230754749598e-07	7.156633843792762e-07	8.56738484143157e-07
45	SC	estado	1.992240131788601	0.8198329006708717		82.87956765108785		0.34381456603621674	5.074316488194985e-07	9.97701712027121e-07	1.370748635616652e-06
46	SC	estado	1.3254285455849526	0.6530189009986008		90.66617490247243		0.4849890134420812	1.0312027309494798e-06	4.438341946864419e-07	1.3120579848247451e-06
47	SC	estado	1.5224495682796235	0.7551488182427012		89.97068863349682		0.38102013019169056	9.778294543602491e-07	1.2878725622001833e-06	1.1013454633993023e-06
48	SC	estado	1.6713023331638333	0.5910993004864791		83.50575760123924		0.5713481887466139	6.835519207019605e-07	9.740289921908243e-07	1.0345337809899252e-06
49	SC	estado	1.9479559106851787	0.6753437619032994		85.08891642990527		0.48009434285056474	6.01957922655757e-08	9.757670294625342e-07	4.2804140845519216e-07
50	SC	estado	1.791938925504461	0.5796501928449155		82.91794805614951		0.578093777342084	5.280820315199555e-07	1.0831289546980285e-06	8.877114740959785e-07
51	SC	estado	1.7892688578368525	0.5286089755879633		81.79595178426771		0.658188776251388	4.0695831749898644e-07	1.334464018032862e-06	9.210165024260854e-07
52	SC	estado	1.8725883323443124	0.7523394588618134		84.38238866244372		0.38091738267391456	7.726075929736121e-07	1.2708041262355697e-06	1.3070083002965526e-06
53	SC	estado	1.9565008376389592	0.8784499667651126		84.46624212948892		0.30629464585163857	1.0530073936856094e-06	1.3552603669024695e-06	1.0883568044949836e-06
54	SC	estado	1.865211517967615	0.5631850041042237		81.02943474088609		0.616462329906866	6.479486597067797e-07	1.2078750412405716e-06	1.0947440935523045e-06
55	SC	estado	1.4160605717151835	0.7360330851493563		91.0505161306415		0.3963148979853437	9.618419700131113e-07	1.1572867998000662e-06	1.3519909205914334e-06
56	SC	estado	1.426007795937065	0.563246847563855		86.62108988193303		0.6136859564610404	1.0900813894939721e-06	8.19263646894219e-07	6.647016035130187e-07
57	SC	estado	1.4952297305558366	0.7175804029691857		88.98103770547206		0.4166186203528596	3.1701242656134934e-07	1.2307399814745223e-06	1.3587505660198223e-06
58	SC	estado	1.9579457385992538	0.7239341221647423		81.06090240637518		0.44014666644592854	5.869490938650005e-07	1.1061109659866783e-06	1.347266181406373e-06
59	SC	estado	1.5900228261258567	0.5611909843462869		84.80543943102981		0.6164204565975941	1.3972372158316618e-07	1.0433682735619306e-06	7.682953919239064e-07
60	SC	estado	1.955238441036843	0.5147441728221899		80.11327574069588		0.6887119123082674	8.289518745083999e-07	8.166656434919416e-07	1.1847469018838753e-06
61	SC	estado	1.5673553607431019	0.8708818961155435		94.02544477595758		0.28817532789527384	6.650230899653399e-07	1.2485636178369743e-06	1.3500768727184931e-06
62	SC	estado	1.7529928633666354	0.526533025101043		82.62845937644876		0.6861477698608475	6.225006847376119e-07	9.90001460871345e-07	3.961040669872707e-07
63	SC	estado	1.7809396701072453	0.6028076199004581		82.85313325139677		0.5564181002941575	6.357136068525257e-07	1.2258083819378294e-06	8.52399350290806e-07
64	SC	estado	1.8761259799149628	0.6108698280441346		80.81132932178168		0.5640365270285941	5.312545810072305e-07	8.644683050095451e-07	1.3257494962287282e-06
65	SC	estado	1.5692348923524235	0.5666745366440233		83.45704370863453		0.6035896905350795	6.584078399576196e-07	8.237323436305344e-07	1.3283950943297762e-06
66	SC	estado	1.5895805573414237	0.6773818958396709		85.81025467959913		0.46027280889232214	5.484320093451831e-07	1.36503052522665e-06	1.2355938057869308e-06
67	SC	estado	1.7311052360125938	0.6310004041831697		83.83018186001489		0.52308869690863	1.0748721597409471e-06	1.3472412147143226e-06	6.329534070798998e-07
68	SC	estado	1.7802548971339625	0.5755314559477029		81.50258318650255		0.611288259959703	7.447828524943628e-07	1.1748722916228559e-06	9.508138398859094e-07
69	SC	estado	1.8546643732600052	0.7262558919283058		85.89077367793492		0.4162892172282589	9.463867997155328e-07	6.701993276913695e-07	7.29480290671972e-07
70	SC	estado	1.7208993546852005	0.7928944324717705		89.09406365998068		0.3414368116757579	3.590886554320983e-07	6.560434489466184e-07	1.2924333206793275e-06
71	SC	estado	1.9908062888821496	0.616102976723022		80.54236322732265		0.5393434223966511	8.459856746066208e-07	1.0074926053726922e-06	1.310560471364131e-06
72	SC	estado	1.871512223862577	0.717280932766528		84.51342985826788		0.4169873853015444	5.538618942978946e-07	1.0335094935635058e-06	1.0982878475470996e-06
73	SC	estado	1.9212964084375297	0.6850589924479913		82.75023040601401		0.4598216820024935	7.81608777063083e-07	9.576669781932087e-07	1.1168519088080058e-06
74	SC	estado	1.7243667551763928	0.7315814647334526		86.94305194944468		0.390581432353359	1.1501104949725441e-06	9.604151956157477e-07	1.1663336746428128e-06
75	SC	estado	1.82105620063706	0.5939947502591353		82.25691649861695		0.5576827991850867	1.3182442863440566e-06	1.1621335967969879e-06	8.859128156019506e-07
76	SC	estado	1.9053195147601754	0.6404323468641442		82.25661080662277		0.5099054874342659	6.385564134878641e-07	1.2089625068537266e-06	1.0407661939910981e-06
77	SC	estado	1.9825431026246196	0.5364542757560844		79.98643159679074		0.6596589230167349	7.864549807215527e-07	7.017877881817775e-07	1.3184496820634724e-06
78	SC	estado	1.8781039460392006	0.6462076096306801		83.58925324458149		0.496172416287468	3.3363407054349795e-07	8.627221615823591e-07	9.899843865472034e-07
79	SC	estado	1.7628549029526077	0.6731905401162059		82.888859909129		0.4741291551986156	6.840749368618175e-07	1.3336084317457615e-06	1.3415965828696448e-06
80	SC	estado	1.7356685407759018	0.5548479832061397		82.44085045097188		0.6428095716277921	4.0930431134806766e-07	8.543381587821547e-07	7.823370553755431e-07
81	SC	estado	1.8873822133582792	0.8023237874744354		85.00101988029664		0.3443696673250752	1.3440741358148587e-06	7.3272410383613e-07	1.3449360410564198e-06
82	SC	estado	1.9756803878257805	0.7897210217716081		84.41860554257823		0.36702457830291535	4.0909696210557585e-07	1.5971906354594634e-07	1.3054542394232424e-06
83	SC	estado	1.8929336399106438	0.6265684978236433		82.24544547451475		0.5397771161095053	9.053115214172922e-07	6.163247890210551e-07	8.923885902593378e-07
84	SC	estado	1.9299946443224658	0.857119423709409		84.71100274716183		0.3155567226116791	1.2714604224808418e-06	1.0917872411529526e-06	1.1721156378770866e-06
85	SC	estado	1.754203381834364	0.7318475135225163		86.1253301026762		0.40409816274086624	5.468633840442599e-07	9.289708763237545e-07	1.1124412130858705e-06
86	SC	estado	1.3982677340264291	0.5275513257070197		85.31748280801447		0.6688449724279188	4.594156547494044e-07	4.832002317279071e-07	1.3179273174271574e-06
87	SC	estado	1.7810255772461083	0.6405492230918846		81.63982009470813		0.5311325293109189	5.926189143018617e-07	7.474274706600065e-07	1.3085649810605313e-06
88	SC	estado	1.5426388018979662	0.6633910734924363		85.57726552735063		0.4846101888856132	1.178276365190327e-06	7.64707536490099e-07	1.2120927625488454e-06
89	SC	estado	1.7515015311784772	0.7926015386462977		84.94133767106523		0.37456022459299937	1.0544086015044674e-06	1.276322859941845e-06	1.0322491343757599e-06
90	SC	estado	1.6362538903264319	0.6656696774739349		85.2150441674251		0.4755039186918027	7.339884936101235e-07	7.288024757132654e-07	1.2814576776975096e-06
91	SC	estado	1.8419693192449123	0.7138636881116718		82.99573192376404		0.43368361816480694	8.126924578257186e-07	9.116016929106685e-07	1.370357109321873e-06
92	SC	estado	1.7182409100066316	0.5776298392956952		83.87387630222632		0.5833260290831488	7.392273123811083e-08	1.343421958667351e-06	7.040638577488786e-07
93	SC	estado	1.5841069858795649	0.7236060710475533		86.52969383316098		0.4152957160710898	1.0661396416738534e-06	1.37674484708277e-06	1.2090746486883065e-06
94	SC	estado	1.7340221045843516	0.7257301931546752		86.27375173816388		0.41015227547528244	1.1440109159589737e-06	8.937861895628444e-07	9.6264289659474e-07
95	SC	estado	1.9062265443302393	0.512803019715624		83.13257381177274		0.6851019302418215	1.1989575333241615e-06	8.565445058021577e-07	1.577487699916045e-07
96	SC	estado	1.8434881459412313	0.8715507172277408		87.70766178544832		0.294725162590968	6.022302042038814e-07	8.635207098638663e-07	1.3297848287208845e-06
97	SC	estado	1.4504719618949822	0.6099361061308983		86.30694534554718		0.5387218612243708	8.064578026730639e-07	6.279235634218385e-07	1.3739271400203632e-06
98	SC	estado	1.9995762987130916	0.5620817427625147		81.07863364378369		0.617744168156703	5.265562171967436e-07	7.38070261031988e-07	9.763751753563484e-07
99	SC	estado	1.8147867230425994	0.7894837294301819		84.18896772590716		0.3736407485760534	1.1976285144749334e-06	4.4226906409421e-07	1.261968379416707e-06
100	SC	capital	1.500891505462369	0.8339602064696949		88.60949960360415		0.23595635072576848	2.555471453302435e-07	6.786527526759664e-06	1.3464883966898882e-05
101	SC	capital	0.7736709048836838	1.8439173644818645		140.38860978530303		0.3695143920793792	9.656581902590075e-06	1.7805099532156663e-05	1.9651739167415835e-05
102	SC	capital	0.7220620783542375	1.9404994970870122		136.47481982730181		0.38457544509814	1.4049013498368365e-05	1.9220609992255918e-05	1.9598652648453694e-05
103	SC	capital	1.0880963400798058	1.9577984240446547		132.93670697943367		0.14916911918053458	1.5204960385167479e-05	1.39496382127532e-05	1.8962329876916746e-05
104	SC	capital	1.0077961379100862	1.8942988663286269		137.6019501487148		0.20645703429139692	1.4614361127712308e-05	1.6124114484600904e-05	1.9015457019055175e-05
105	SC	capital	0.9732753983033614	0.4852987151424214		89.0122790900522		0.5945718386069763	6.953202672657416e-06	5.9676805385678305e-06	1.3364684419147886e-05
106	SC	capital	0.7431284563354624	1.962153799784804		137.02491673969368		0.3628808907856984	1.9621279315441975e-05	1.9139382390536384e-05	1.718963804341188e-05
107	SC	capital	0.9202436113470415	1.8702167339349987		135.70585316019282		0.2373052832074278	1.6016244590832936e-05	7.289936028084678e-06	1.932585152130907e-05
108	SC	capital	1.141462081707736	0.6325489656035507		89.30405480672572		0.40705758043155643	2.696619416095456e-06	1.6639605072124672e-05	9.442271792428043e-06
109	SC	capital	0.884442993044904	1.5750475822446592		132.54530761454652		0.2538279266548087	1.8405905286332366e-05	1.7535766811345958e-05	1.9423348314280088e-05
110	SC	capital	0.9873606097294677	1.9812348395619428		136.33266072353058		0.21112402693857793	1.684856655632807e-05	1.7787994285075386e-05	1.8929753472016507e-05
111	SC	capital	0.546494272033247	1.7733319671861094		138.69859066449612		0.6135601773029767	1.935539068998335e-05	1.665461796231912e-05	1.7915853493700428e-05
112	SC	capital	0.7378606619975286	1.9893846660379326		137.92222229597724		0.38442260230272324	1.1342781010037817e-05	1.446841730766789e-05	1.9294607073107884e-05
113	SC	capital	0.8160392965129213	1.8122617942579948		137.041482128183		0.315354508095622	1.3352986062538347e-05	1.9281246580042077e-05	1.919517778874119e-05
114	SC	capital	1.051944945816844	1.6344343246743416		136.9447063625119		0.17850498717179586	1.3135331960639125e-05	1.2804323241141462e-05	1.6441251647322078e-05
115	SC	capital	0.5787714540392539	1.1739931454098307		138.58303428872728		0.5888941106802996	1.9656165153713835e-05	1.2301127104692043e-05	1.9783756957441447e-05
116	SC	capital	0.6120509369012644	1.8124931640404711		138.17863023146197		0.5238493314404348	1.963514627836219e-05	1.8639601703574327e-05	1.752806207719668e-05
117	SC	capital	0.7614398067638657	1.9898817575414856		137.13557907601523		0.36327872202000755	1.564650616535371e-05	1.6119292373913643e-05	1.7180841911140994e-05
118	SC	capital	0.7240897064909582	1.9612703046461097		140.57855723481657		0.4049471558913539	1.1858838233544015e-05	1.6751069909380045e-05	1.877965399936059e-05
119	SC	capital	0.5320675793247305	1.9129039997905588		140.058521852535		0.6642987916521311	1.4212102720444711e-05	1.8632297673187725e-05	1.7445471597194157e-05
120	SC	capital	1.351448264128515	0.6088975363292072		89.03443840484705		0.40872972327637763	4.198156648228009e-07	9.021313250550308e-06	7.107991647923528e-06
121	SC	capital	0.7085651340178716	1.9611896366562611		138.59357805496455		0.40463384243851364	1.6387529262664288e-05	1.7512709628301302e-05	1.8071664378035026e-05
122	SC	capital	0.7469316684778479	1.7031796066614293		135.45645957923006		0.36316233023771527	1.9595455131086276e-05	1.0249455308108571e-05	1.9499662171660295e-05
123	SC	capital	1.36540781734276	1.9635616130096654		134.35867123487023		0.07190927278940712	9.854073022577545e-06	6.298755681984452e-06	1.6842599583025284e-05
124	SC	capital	0.5778777386846687	1.9748817087364015		140.45226309567673		0.5730371413226922	1.9204165219541134e-05	1.744913951601977e-05	1.9686902962618143e-05
125	SC	capital	0.7313500887374845	1.7475843171772871		135.9107322811134		0.3784681662436553	1.1207349496203426e-05	1.894123850305368e-05	1.828747110651477e-05
126	SC	capital	0.8364369310030958	1.9605878075272138		137.92399576994563		0.30657630296712923	1.4732157819367244e-05	1.876925443078744e-05	1.8808158478296983e-05
127	SC	capital	1.3045728219928152	0.531100803621574		90.79177210398096		0.5295299719228271	7.98685454855247e-06	1.1302514442731275e-06	2.1384649211657424e-06
128	SC	capital	1.1112975536717946	0.5458658167425716		90.0590538536888		0.48835117935047423	9.136031559451276e-07	1.9557074390391534e-05	6.483392242761008e-06
129	SC	capital	1.8341476748303394	0.7740754526783795		89.44135501943147		0.27116146395899315	5.759978900361061e-06	5.209329555553342e-06	3.245943068288135e-06
130	SC	capital	0.8389271522695172	1.6335759809062962		134.11265010690525		0.291335674571153	1.1553529794023408e-05	1.8606076079025205e-05	1.910579989828017e-05
131	SC	capital	1.4690956375404112	0.6048688504011761		89.81847737975878		0.40682735126865555	4.467197051304344e-06	9.211021365292186e-06	2.919726264171296e-06
132	SC	capital	0.7410560815668557	1.858864543442179		138.76056341237762		0.3680736151099784	1.7670800061101396e-05	1.5744838631800807e-05	1.9218086786934635e-05
133	SC	capital	1.1794248982001485	1.968342831297872		135.77473658714484		0.12481711904047818	1.502302635854859e-05	1.0509377331025909e-05	1.954062510240229e-05
134	SC	capital	0.7546506761884019	1.806826286482896		137.56387138799917		0.3605598146894933	1.950314409536417e-05	1.5608813558804313e-05	1.9196580271319626e-05
135	SC	capital	0.7675747577709822	1.9551607433281046		136.81497195218395		0.3455031391433295	1.879726440736932e-05	1.9226655713056005e-05	1.8226316469351682e-05
136	SC	capital	1.894634916332441	0.9403314885100775		92.3070799764986		0.17251049150199624	7.65004644391744e-07	5.984881904837497e-06	6.135320156897241e-06
137	SC	capital	0.7156198070673042	1.98979298418837		138.3104193741931		0.39803592335965304	1.3123209226118623e-05	1.8285411014903087e-05	1.8936664586516813e-05
138	SC	capital	1.2863751025747248	1.9907701341322663		134.25595123999724		0.09648482142047797	5.536492651498953e-06	4.569376287170385e-06	1.8886712887783936e-05
139	SC	capital	0.6451978745960222	1.9881430619954377		139.7965667424317		0.48644706467615767	1.6519483159558178e-05	1.778409266742214e-05	1.8583664798942053e-05
140	SC	capital	0.9296906802338959	1.9337544087393437		137.33000960004918		0.23359805509562967	1.641876685198981e-05	1.8328871858644296e-05	1.9115076717183457e-05
141	SC	capital	0.6844167193492611	1.7727728071960263		137.01132932838695		0.42255455359692273	1.4300376175689782e-05	1.9616450335241892e-05	1.8072047574354293e-05
142	SC	capital	0.83375900134126	1.9960601261466622		138.04257897848325		0.2971876411771055	1.8305862123267634e-05	8.492927720356002e-06	1.9462539891973966e-05
143	SC	capital	0.654151684909027	1.7892712867469867		138.86308026913312		0.47147609089499426	1.9152808298207747e-05	1.8298824930989546e-05	1.747095196287096e-05
144	SC	capital	0.7074055862126284	1.966568835278198		139.8707619546057		0.4229602955456087	1.56813865634709e-05	1.6767956625192466e-05	1.617914260903972e-05
145	SC	capital	0.8524552758704536	1.9758929678569732		138.533127591413		0.2984670861572704	1.972795083063382e-05	8.065304128246909e-06	1.876812755783677e-05
146	SC	capital	0.8908716519729888	1.9465431378424622		139.69511516241062		0.2709104047513153	1.5362927440192996e-05	9.648090283713241e-06	1.9689135497323736e-05
147	SC	capital	0.8826358609649514	1.647575203653119		136.46312799023914		0.2672111976194433	1.8926138954419478e-05	1.8107833961986086e-05	1.9216987060178384e-05
148	SC	capital	0.6493979892374907	1.9731046464969288		140.0302639662874		0.5035559381020619	1.4245373351647419e-05	1.649514879569166e-05	1.651762510250301e-05
149	SC	capital	0.7356407424977746	1.3918492974422632		133.06511292829188		0.36010059153253693	1.8910710932376486e-05	1.8428003668816855e-05	1.9116162380854834e-05
150	SC	capital	0.5144211855660415	0.985925470708414		136.64597388766705		0.6862034675293913	1.9357234228651555e-05	1.7727817572336933e-05	1.81377826573261e-05
151	SC	capital	0.6735297880157416	1.7360355654853268		138.03995432804865		0.4458956145031752	1.9045465376085173e-05	1.518766613704633e-05	1.9746113150840413e-05
152	SC	capital	0.745877593970741	1.92206638509083		136.58371666165797		0.37034183601887705	1.8542730787827875e-05	6.61995366282495e-06	1.7337060056436346e-05
153	SC	capital	0.8047228687807614	1.3019771441604626		138.05879921174423		0.3380128477409329	1.8646227132783722e-05	1.1794237780662963e-05	1.9144031391332542e-05
154	SC	capital	0.7868468591860613	1.9257493971637132		137.9325807906961		0.34000414630399045	1.6533762016309162e-05	8.707900596565246e-06	1.9542134972111345e-05
155	SC	capital	0.5987906064823694	1.8007267388490706		140.11597687476785		0.5454288874048723	1.6307957591733533e-05	1.7330959410212725e-05	1.9650416054681958e-05
156	SC	capital	0.6065686888296103	1.6809724509593802		137.58186928112994		0.5232223033848867	1.964660426124922e-05	1.8738538970561265e-05	1.900667543328218e-05
157	SC	capital	0.7589840150338405	1.9602311031276247		136.47895882439735		0.35760395450224575	1.6855524321815898e-05	1.8595122165144317e-05	1.9664949232189633e-05
158	SC	capital	0.8147844981404219	1.7561550596277045		137.5327506142403		0.30177008109626047	1.728374556830763e-05	1.9767473237552724e-05	1.8993689032476704e-05
159	SC	capital	1.1656821500262007	1.821338649054625		130.04239115839786		0.11958542591383572	1.425221000547314e-05	1.7387274008008437e-05	1.7890527806669674e-05
160	SC	capital	0.5848732617193765	1.7531076978519256		138.64120352451323		0.5648939011440531	1.5998167108087518e-05	1.8863539604246667e-05	1.8528204834271767e-05
161	SC	capital	0.6859817603179597	1.922407723424802		137.47400601023404		0.4276360592830525	1.761631874456015e-05	1.3263681523507638e-05	1.9686920048160475e-05
162	SC	capital	0.7209851719868308	1.8154242598044275		138.3698320758185		0.4036613146706932	1.8555305361831586e-05	1.904703282384392e-05	1.8570643238253e-05
163	SC	capital	0.5592314950814234	1.588518496388119		139.8372249514137		0.6067261726033732	1.937416908313704e-05	1.8077757366608224e-05	1.8688513005127752e-05
164	SC	capital	0.6571583743294191	1.7214766350382256		137.75148452157046		0.47489389987728614	1.9349769028614353e-05	1.9443093960157932e-05	1.6862186898530935e-05
165	SC	capital	0.9308324267099408	1.655434787807979		133.98855434654675		0.23559162544857462	1.7295989812578383e-05	1.3259444454406799e-05	1.948548092919391e-05
166	SC	capital	0.5098559443961127	1.9764883185137236		140.9519874273294		0.6891259734976404	1.9427321933345896e-05	1.1990975163734375e-05	1.9745414680458782e-05
167	SC	capital	0.8134495108269845	1.9996305380482151		138.00111014975755		0.3282081872486924	1.0704212968002614e-05	1.1274437016302504e-05	1.9289151424544207e-05
168	SC	capital	0.9024662942113084	1.996912711183092		138.13049721983217		0.2566913142538704	9.551538171280784e-06	1.6842293309551037e-05	1.809314748818113e-05
169	SC	capital	0.799409381791513	1.9180801263211609		138.39371992605882		0.33900569270249914	8.8818383316033e-06	8.83880810564714e-06	1.951559920552417e-05
170	SC	capital	0.7484835820357083	1.8835861176279964		138.60849146054844		0.373763103774957	1.290026859439414e-05	1.948091160503971e-05	1.7987944284942078e-05
171	SC	capital	0.7206784227302966	1.9500250795785954		138.7998854503047		0.40770890204836013	1.582246339055514e-05	1.667737839838727e-05	1.9228585768526386e-05
172	SC	capital	0.7807894604844668	1.9817509203702646		138.32213004951262		0.3542754879085732	1.8826278253221837e-05	1.7900681324551486e-05	1.796098057023313e-05
173	SC	capital	0.6270151612225723	1.9177005753319927		140.01624225405854		0.5305544816296032	1.0617345126101062e-05	1.2327771902964918e-05	1.94528791725716e-05
174	SC	capital	0.6408659825084981	1.981199439658824		139.15126504672972		0.49232038298455655	1.853955712106714e-05	5.5880755509485265e-06	1.805407260681282e-05
175	SC	capital	1.075159187125996	1.9357627126703119		138.4725369176868		0.1772752175781671	1.2728748958484974e-05	1.2963343598561163e-05	1.7707331239763735e-05
176	SC	capital	0.9816151294815895	1.984627946421886		140.10352538376318		0.2209925893278676	1.227553972537997e-05	1.8278157683197015e-05	1.817224837339829e-05
177	SC	capital	0.5453538755506355	1.8317701886090922		139.47857487100046		0.6535866043176907	1.792543138283891e-05	1.0910302264513843e-05	1.9362747123084196e-05
178	SC	capital	1.1209088327966308	0.5600426786374944		88.749698914393		0.47682410136606623	3.5574895730748426e-07	9.835975530079427e-06	1.2851309924176032e-05
179	SC	capital	0.8374444174015437	1.97125648239511		137.5438112784523		0.308166402168373	1.4136570695377321e-05	1.4827109832666634e-05	1.966143330297936e-05
180	SC	capital	1.0056204270780162	1.678456967319262		139.22975366712816		0.217786219313233	1.4848749157041628e-05	6.453917627887217e-06	1.8954892012887588e-05
181	SC	capital	1.134882759302754	1.856614540892318		132.25770924935625		0.1360654795666878	9.674803642876932e-06	1.4831175880944223e-05	1.9607512601991036e-05
182	SC	capital	0.9994059935744221	1.879452680402162		135.80398766514648		0.1894631486821246	1.7106531880692764e-05	1.6780138008797707e-05	1.9713830845106618e-05
183	SC	capital	1.9326479493051574	0.6730933584002098		85.05478063595272		0.3601427409876741	1.0538698681623404e-06	2.0217547418791244e-06	5.743027733875706e-06
184	SC	capital	0.7236545909355566	1.9154548704534302		136.71220014516547		0.37696767179676965	1.8999954431009092e-05	1.9050731963159784e-05	1.763488030752265e-05
185	SC	capital	1.0157944483799715	1.8593690265424585		135.14040234919537		0.18920679070799637	1.9414269815853156e-05	1.0088824196710608e-05	1.964397923931408e-05
186	SC	capital	0.6289098609443132	1.6561663141039706		137.35452398089652		0.5077538158173965	1.8606720097901194e-05	1.109125906990956e-05	1.8845833740729884e-05
187	SC	capital	0.7653951958357529	1.852118382666634		137.8043148761213		0.34511750658723866	1.7372441804101542e-05	1.4367920329435089e-05	1.957376144750052e-05
188	SC	capital	0.7922592277523695	1.8816611949312678		138.1374986947005		0.32950921614644474	1.82660893787365e-05	1.7717022438972125e-05	1.937441049823988e-05
189	SC	capital	0.6824382391790211	1.8878747765137296		138.5295071038027		0.4417946414159668	1.8567057000002707e-05	9.222367395704707e-06	1.9696823846540374e-05
190	SC	capital	1.0630355391462312	1.9673670201098457		136.04079315423104		0.17512959349941232	1.4686036275193435e-05	1.1802117461245298e-05	1.8670043437585054e-05
191	SC	capital	0.8354499720886299	1.6841691747787002		138.9100869598526		0.30647383149857926	1.768288671222355e-05	1.836232515823313e-05	1.9508426336135656e-05
192	SC	capital	1.312387788805968	0.7671106779369941		92.9232545889603		0.2824013136791329	6.357696989676333e-08	9.614043070736695e-06	1.1352990845119748e-05
193	SC	capital	0.8073195273913767	1.3306612086232146		135.2158482629653		0.3246052362845471	1.9771348144563157e-05	1.903898636754101e-05	1.8400501457645424e-05
194	SC	capital	0.8856004667859643	1.9011629687296765		139.01331138298164		0.2761255728725477	1.1021529525551423e-05	1.7391897701055273e-05	1.9512742379697215e-05
195	SC	capital	0.7512032294876672	1.9414073307927358		137.52489810028092		0.37552003522837696	1.4944429702345113e-05	8.657771692247906e-06	1.5927832028659286e-05
196	SC	capital	0.530097838707354	1.9362713830919547		138.77829115386578		0.6459152102689267	1.7615812669025027e-05	1.95145983415813e-05	1.2734607354823712e-05
197	SC	capital	0.5819176378829978	1.62980906807744		139.0832260669139		0.570715848987857	1.9639870496203247e-05	1.1800255524400532e-05	1.7328832560638135e-05
198	SC	capital	0.8230982700283956	1.8497715023409593		136.72605129654556		0.29516712805730594	1.3193957159364514e-05	1.8278045397007483e-05	1.9292605346291517e-05
199	SC	capital	0.8719714629539496	1.739060072891907		138.53182347922044		0.287809648851995	1.6793189363064746e-05	1.7291378758263134e-05	1.96706440530635e-05
200	SC	interior	1.7866056247159738	0.7125089301004043		85.11885323910114		0.4449878215112276	1.1877068087685774e-06	1.3614206090301735e-06	6.209513241020336e-07
201	SC	interior	1.8103711333158081	0.6589574401135669		85.13362003632542		0.4951730403310785	9.757226824242895e-07	9.70852237902588e-07	6.103077799673306e-07
202	SC	interior	1.3599596453410454	0.7733911559652203		96.20908472616998		0.3639409595517204	1.3233036809487882e-06	1.3862463154969224e-06	1.0658167359149687e-06
203	SC	interior	1.9804811543948668	0.6400442630971378		82.14353591170153		0.5233161556339495	3.100719868869063e-07	6.082903111665398e-07	1.3821122648403254e-06
204	SC	interior	1.9784662479122515	0.6150325368945381		81.57519408234229		0.5499317385466223	5.09352292615082e-07	1.3476037413477703e-06	1.0747351702768014e-06
205	SC	interior	1.504962270117505	0.6763974830362031		87.29466999425902		0.47519597190464236	1.406010164487594e-06	1.0728043688308088e-06	9.74636191078747e-07
206	SC	interior	1.7439086284240102	1.159532379877134		118.55661878069826		0.10601982524612089	1.0399579711820667e-06	7.168510528869019e-07	1.4747107553156477e-06
207	SC	interior	1.9789258241357184	0.776080492140182		83.86219885184009		0.39224913857928484	8.833488358668239e-07	1.250836991141226e-06	8.85288292847878e-07
208	SC	interior	1.999355432506655	0.869208936461037		82.80765714994301		0.33274025006863706	8.189811492163477e-07	1.0015295537846608e-06	1.2775877670254932e-06
209	SC	interior	1.5946893287262087	0.9738674701184804		98.81617061756299		0.2284834475919869	1.3820008220637048e-06	1.236523270043826e-06	1.2638843272635601e-06
210	SC	interior	1.753349348083119	0.7496523125823483		84.19733652317139		0.4153739791440035	6.830276126544553e-07	9.566862135491257e-07	1.4455861968875206e-06
211	SC	interior	1.8192320808970481	0.8290821782351996		86.47554652408749		0.33684198474745847	7.979776774896435e-07	8.782773372998892e-07	1.3120328331606443e-06
212	SC	interior	1.7408779751400025	0.6212664059892423		83.75601669107778		0.5381381374668591	5.93344987768864e-07	1.1888565852616497e-06	1.0907004233901687e-06
213	SC	interior	1.49622696227153	0.7466629315885839		89.01552147288734		0.4029271431104102	6.512624295869251e-07	1.418206621420777e-06	1.3394473564695045e-06
214	SC	interior	1.74214346065671	0.6008669869103443		83.68497090094247		0.5731670696636294	6.592690522463629e-07	1.1226509654808788e-06	8.140620589309676e-07
215	SC	interior	1.4615197098604833	0.8682001940986637		96.28313169486213		0.29391766071127184	1.2216627002735032e-06	1.0296845274165947e-06	1.4713253201316198e-06
216	SC	interior	1.9367484608412124	0.8405120618715488		84.351281726974		0.3389309827375337	5.100948716003902e-07	1.1761592497731365e-06	1.3107628076377096e-06
217	SC	interior	1.8529124274559563	0.7211898181669224		85.54952485729058		0.41622000231961953	7.630559419803066e-07	8.700838080174093e-07	1.1630466356248594e-06
218	SC	interior	1.7199593514544016	0.6671169748110153		84.67025924995058		0.4824231615388574	1.1286994123314112e-06	4.928891659718799e-07	1.3499524510524777e-06
219	SC	interior	1.7302304968973425	0.5953226040389642		82.26138505402949		0.5839837112206591	6.363418907807046e-07	1.0370193170809074e-06	1.3275590274871082e-06
220	SC	interior	1.865538191658152	0.6090314640648347		80.15323646233315		0.5837893392101263	6.600992626811728e-07	1.3924296575785387e-06	1.4473541852472225e-06
221	SC	interior	1.7572886586139547	0.5660317991536018		83.82102048229407		0.610733399477048	7.085339971672449e-07	3.9413837009280874e-07	1.0835723868887869e-06
222	SC	interior	1.7733820770623738	0.91032724069422		88.28546206078639		0.28773934910145776	1.4274412474294644e-06	8.864765070878787e-07	1.2244984457935823e-06
223	SC	interior	1.9174698636342034	0.6472555461017852		83.17668132592138		0.49144097163700406	1.43010971504242e-06	5.950826113773929e-07	1.3199908612233586e-06
224	SC	interior	1.6488608114013155	0.6302868112671459		83.33866313844621		0.5405365098733915	1.2561951597429706e-06	1.1848169216897088e-06	1.1127880037419123e-06
225	SC	interior	1.438164629320158	0.7192570999073679		88.22616946590136		0.43479547553978165	8.812902729058194e-07	1.0525126794761069e-06	1.4446763778407809e-06
226	SC	interior	1.795995569130396	0.5783814972867315		83.64617849912736		0.6020158251897884	1.0265378656354495e-06	1.1513030629830245e-06	4.830947581921139e-07
227	SC	interior	1.6340635057151496	0.7592952512312833		86.73893504560515		0.39221274069570367	9.72219027374984e-07	1.0049889905998223e-06	1.366230296169107e-06
228	SC	interior	1.8684462128815251	0.9251813217364749		86.96596839331366		0.2830437657670423	8.903696345245823e-07	9.256964735956484e-07	1.3293263317159322e-06
229	SC	interior	1.7841191972486894	0.6885714107789899		84.04884109263244		0.46925505966800773	1.1155800676062816e-06	1.2136088929343855e-06	8.689012002001912e-07
230	SC	interior	1.8650589079981885	0.8615939460505173		86.77939468664272		0.3096883991191764	8.657867855567814e-07	7.633032223389521e-07	1.4331601018554953e-06
231	SC	interior	1.6244506951419753	0.9379291849515644		95.96143896479033		0.2540725240141768	1.220490042239443e-06	3.9834209167750123e-07	1.3023527031408473e-06
232	SC	interior	1.8179329409453562	0.6732083861661095		84.00898660635748		0.4727773326466367	7.348899823610941e-07	7.408714889054221e-07	1.3621531387540913e-06
233	SC	interior	1.5665488042742068	0.6657089219531247		85.72237586846506		0.4816342752199081	6.584364331566642e-07	1.0515938758632675e-06	1.4558140311690011e-06
234	SC	interior	1.8220787573405253	0.5530562630670189		80.53084235326345		0.6438269143065911	1.1454454628308326e-06	1.343829864225247e-06	1.4105589859648752e-06
235	SC	interior	1.9655588498933985	0.5544942364386548		80.47981403320482		0.6553697534274225	1.1403599568413145e-06	4.885926888080711e-07	1.2491904898780354e-06
236	SC	interior	1.9674672592948816	0.6335127355870803		82.55252389455562		0.5290244291394393	8.473941417731353e-07	6.249233229339401e-07	1.0941596109462384e-06
237	SC	interior	1.5204705986690756	0.5778183754367946		83.30399248445349		0.6032186106233302	1.3675560555799116e-06	1.144283922477034e-06	1.4333769874677165e-06
238	SC	interior	1.5110988878305358	0.6523752999651659		86.7302840570876		0.5061371085144282	1.8714451304797497e-07	1.3995115027269966e-06	1.0982749012052982e-06
239	SC	interior	1.182740710639214	0.5579937485039159		88.16404421877115		0.6280887609223332	1.4258397079206373e-06	1.328198787029385e-06	1.2080274871668833e-06
240	SC	interior	1.5864160265952134	0.5960852772034052		84.06837913137431		0.5726327120115484	1.3607111849320436e-06	7.391977029676932e-07	1.3558707578706475e-06
241	SC	interior	1.1928534804036952	0.7194064781400128		98.65516398333858		0.4090889156478596	1.4474280817864957e-06	1.01523398547712e-06	1.4332430168295196e-06
242	SC	interior	1.506319583218562	0.7016425916701794		87.17818794707753		0.4612260470587406	1.1740400462649535e-06	8.915705938564227e-07	1.0775165960090166e-06
243	SC	interior	1.8085222528523792	0.6140509053045298		81.76258539095593		0.5557816436570717	5.875474881965135e-07	1.2148211900848843e-06	1.4462834183088452e-06
244	SC	interior	1.8524806643799197	0.5991618098933047		82.38174461907248		0.5841554342865666	5.719084342849625e-07	2.150944792714294e-07	1.359721653885027e-06
245	SC	interior	1.9232407489545746	0.7171736766748482		83.93693185092488		0.4446785089322851	6.501656444938963e-07	4.5449226009394986e-07	1.1040879395144975e-06
246	SC	interior	1.3496328317087694	0.5901372902844105		87.1317068379443		0.5796151522186647	6.067078776304565e-07	1.1531976339413924e-06	1.3485394936979423e-06
247	SC	interior	1.7934233922139144	0.7256812084569125		82.9120962882578		0.4359702788625806	5.071140344971644e-07	1.444736062259533e-06	1.4635931977300573e-06
248	SC	interior	1.9836091312150228	0.674857420797155		83.38327652207215		0.46737121621436944	3.460045187208562e-07	1.0034868010601096e-06	1.2013361036343515e-06
249	SC	interior	1.837621108782404	0.6988068492887946		84.97952968054211		0.44690433884904546	1.2370316071882604e-06	5.741421830907841e-07	1.0152684399200281e-06
250	SC	interior	1.7953200042885713	0.7159844422145936		85.39629010290629		0.4296744527005396	1.4842691914252987e-07	5.076551120281356e-07	1.4551992848399024e-06
251	SC	interior	1.8000748089051657	0.5735479743305123		82.30993862687556		0.6097474221384485	7.08477200516339e-07	1.4256497314299362e-06	8.830824641082529e-07
252	SC	interior	1.6563027477248489	0.582150030170347		81.68448488745452		0.6219242837568358	7.537593198450166e-07	9.750531280741452e-07	1.4000695189615507e-06
253	SC	interior	1.8180845775304624	0.6612186512322918		83.94096856979607		0.48795738424135754	5.671092998245142e-07	1.3233083311152642e-06	1.0484365444272718e-06
254	SC	interior	1.4763660247394839	0.6602617328050518		85.86777833546041		0.4948015971508269	1.1406003622683574e-06	1.0493190197406282e-06	1.4346788787853288e-06
255	SC	interior	1.7672426487774096	0.6746786391595935		84.36153546373633		0.47428861186797466	6.876186971435083e-07	6.364800357668342e-07	1.424509938830961e-06
256	SC	interior	1.9523864205326116	0.9944870034208559		84.05725488713838		0.2667841935072692	8.930312232507452e-07	6.880329672360018e-07	1.3577082386283046e-06
257	SC	interior	1.6543907882364368	0.7471020386341259		86.25375575050431		0.4110246083238185	3.944966308419169e-07	6.871328066449575e-07	1.4624726153236295e-06
258	SC	interior	1.9797225105349787	0.8400627637980265		86.8769396284076		0.32999872392935536	6.880257624383347e-07	8.376212447209111e-07	8.593841665048894e-07
259	SC	interior	1.9251651067141005	0.9020616893023167		85.20302291954911		0.29611097238309797	1.4765310830755434e-06	9.487994610408678e-07	1.3368303406121317e-06
260	SC	interior	1.7721480510406262	0.7550653557751787		83.54389347264912		0.41805373369193505	1.3727758927445773e-06	5.266157199321651e-07	1.4245385158866535e-06
261	SC	interior	1.9752447186890072	0.6640966069242706		82.0700205505764		0.490877398657503	9.374756750675152e-07	7.397740809631127e-07	1.4077399576951117e-06
262	SC	interior	1.562603574837511	0.6438742303975099		87.01624051074661		0.5068515951721898	9.85757333776051e-07	9.970468694028582e-07	8.814849400370556e-07
263	SC	interior	1.7153152680164616	0.6119084503283372		81.54024965065283		0.5739686843545644	1.3752634226183005e-06	1.4136741271852706e-06	1.1569893000502153e-06
264	SC	interior	1.918598114271455	0.6866742449712816		84.11930248496736		0.4611229428814067	1.4306283932366876e-06	9.925899107182849e-07	7.697431661967104e-07
265	SC	interior	1.7397553084807906	0.9452463844281105		92.13243901078043		0.2511510192989501	6.028317331629083e-07	1.1644233994310454e-06	1.4250975978830176e-06
266	SC	interior	1.799775171116756	0.7802430092469462		84.7051591033669		0.3772156275259745	1.3351641801452473e-06	7.460877443694087e-07	1.427563855485145e-06
267	SC	interior	1.5015161211689445	0.8018953140430902		93.51291447091046		0.33929710455481865	7.227630992548536e-07	1.106202374500236e-06	1.3129576414760295e-06
268	SC	interior	1.9113580319017087	0.6534619236537382		82.35323383380205		0.49704426625107395	7.3157019607288e-07	1.3937332343693698e-06	1.2123440995838105e-06
269	SC	interior	1.9947590873277714	0.7468307273625253		83.9731014260844		0.407161744648286	2.0828586771651688e-08	7.191300721562857e-07	1.3941416656379778e-06
270	SC	interior	1.9045950964003469	0.7180009243002781		84.85252104430107		0.42965409428318135	1.1869525980663066e-06	1.340419445089942e-06	6.516286771783238e-07
271	SC	interior	1.9169407748164573	0.6089069683182793		82.91912547094157		0.5830993219082402	9.328448831203189e-07	4.3857987933033235e-07	6.356355292449214e-07
272	SC	interior	1.7563843308655018	0.7291752633369804		84.3261980464303		0.42666053513458657	1.1751321303983897e-06	4.812595675432347e-07	1.4439836818762692e-06
273	SC	interior	1.358609270267003	0.7381655034441174		90.96278105114179		0.40930660458519624	1.4706445410845096e-06	1.476933151972575e-06	1.3564840106594015e-06
274	SC	interior	1.9738583619241108	0.6830338950107755		80.76567590815972		0.5016834020019201	1.127496287760431e-06	1.249383382253594e-06	9.49665553013645e-07
275	SC	interior	1.9000944609449868	0.7792198712245184		85.43256569725347		0.373278917241584	1.1054629778742326e-06	1.7958254665666266e-07	1.322912959826274e-06
276	SC	interior	1.8299481226227896	0.6762377618403524		83.61714863524362		0.4876734063183631	6.662076414027879e-07	6.470532794756802e-07	1.1318070016514147e-06
277	SC	interior	1.7864549860826302	0.6617573776327212		83.24902241581948		0.5031943369002327	9.444252583459356e-07	1.2664364638478697e-06	9.732945092715109e-07
278	SC	interior	1.7447843644098822	0.5843071028096153		83.63347642442642		0.5888567365624049	1.2637716793047196e-06	9.337377754011531e-07	7.664483707634231e-07
279	SC	interior	1.7304837961555428	0.5717612227601101		83.90901521051948		0.6206034251740611	1.314804847391109e-06	7.248667135749188e-07	5.47880365025726e-07
280	SC	interior	1.94345884571598	0.9210081570718105		86.47074079422677		0.28914637894690376	6.722232589067988e-07	6.476569539071472e-07	1.1895760808708857e-06
281	SC	interior	1.225318241005625	0.6440555262346459		93.45363591321863		0.491905880842435	8.230958085272283e-07	9.02880211941039e-07	1.4455603592387547e-06
282	SC	interior	1.6404312398056209	0.8371051840172805		90.51834549194523		0.3175625634106262	8.352372842807174e-07	9.427098825727111e-07	1.4357941619487173e-06
283	SC	interior	1.876378587635513	0.680297470077954		83.16845009022668		0.4826551032799692	7.527855823426361e-07	1.3513497471813729e-06	8.587254139648363e-07
284	SC	interior	1.989755359976542	0.7163469861909341		84.19826516385444		0.43996480853245457	1.4769022417850608e-06	9.246391512751698e-07	5.692725584732432e-07
285	SC	interior	1.9575761211764844	0.9398549380504609		85.9914201728937		0.2745843171101818	6.792859124251959e-07	1.0030150026699099e-06	1.3348330851672369e-06
286	SC	interior	1.9244013819022743	0.6226546046332762		81.86249776026612		0.5449657546213694	1.0965157145760184e-06	2.492755097013029e-07	1.4424440092443642e-06
287	SC	interior	1.5872703107537578	0.642898331220624		84.42431139174282		0.5122886323028475	1.0248830512705624e-06	1.1547458722179154e-06	1.4694048669066375e-06
288	SC	interior	1.515473789206826	0.8778582284110753		93.18760369086476		0.3001772112416337	8.901157500363963e-07	1.4072017933597877e-06	1.4356565821420937e-06
289	SC	interior	1.9394182880100153	0.6700234147167388		82.72194716382633		0.4683438487891011	7.287473465511972e-07	1.1649392925644105e-06	1.4552280695775652e-06
290	SC	interior	1.7064000482971768	0.5495979891875922		84.17998412565117		0.6528634471441308	7.54752420213808e-07	7.037665557196884e-07	5.631675220953923e-07
291	SC	interior	1.5843455397835238	0.6680732378306851		84.21308106136284		0.4951939254959515	9.670844102372279e-07	1.3387453020130812e-06	1.3641325224133464e-06
292	SC	interior	1.8804351828959223	0.5835606122689772		82.20397261705561		0.5949667743521505	1.2946097116283028e-06	1.3337159489666629e-06	6.126006448188042e-07
293	SC	interior	1.6093586074359094	0.6110656865427392		83.34736259741447		0.5610220046914399	1.2838386258884843e-06	8.114576701667831e-07	1.4579470452674317e-06
294	SC	interior	1.8811298190957348	0.736734959649898		83.44765914376771		0.42025244888294633	6.982326719954454e-07	1.0964136014449283e-06	1.32834267723469e-06
295	SC	interior	1.465522016461368	0.6231836430213173		85.96942090492946		0.5388484016184577	1.0776110759144956e-06	9.112543812243579e-07	1.2477997917500175e-06
296	SC	interior	1.6851625887865764	0.7328555674348314		87.30691126390174		0.41009140245401376	1.2877701077899845e-06	7.103578926343748e-07	1.0535137319927244e-06
297	SC	interior	1.767402233135667	0.8440254205456034		86.30073684848682		0.3315900524992153	3.5810723606811246e-07	1.4665833517703014e-06	1.412961766686701e-06
298	SC	interior	1.6632599993739803	0.5747787689180813		82.42720478484912		0.6093489172794475	7.248545622301117e-07	1.388452662961458e-06	1.2465022793936731e-06
299	SC	interior	1.791546760862768	0.866817457661418		87.7430837977845		0.3047220695676815	9.060538201094543e-07	1.2846103869375938e-06	1.3939833235790523e-06
