## Supplementary material for "Assessing the nationwide impact of COVID-19 mitigation policies on the transmission rate of SARS-CoV-2 in Brazil": seiir_fits_boots_SP.csv

	state	type	beta0	beta1	beta2	tcut0	tcut1	delta	e0	ia0	is0
0	SP	estado	1.8614570587023245	0.6827084158781018		89.85060255619277		0.41137934626937006	9.881595073486149e-08	4.413903670762712e-09	1.0384662494099691e-08
1	SP	estado	1.949335636737973	0.8283238953135009		89.09626807782865		0.300868297760936	7.020776041915692e-10	8.595101452924917e-08	7.46993497474765e-08
2	SP	estado	1.967753689360317	0.9977707602936161		90.00166320900611		0.23339563469200103	6.78491387559508e-08	1.6459367151507274e-07	8.026982490596157e-08
3	SP	estado	1.8260097557430484	0.9007089686962553		93.52979180485295		0.2515888974297553	1.2073228094601283e-07	6.388434226783447e-08	1.323324161099878e-07
4	SP	estado	1.3818055021034532	0.624091442459621		91.56032374591763		0.47887093275514336	5.0788314154603873e-08	9.656390873839446e-08	1.1557397949687669e-07
5	SP	estado	1.6491042319447031	0.684955950841254		91.38502787952855		0.41259241545195646	1.0995238019749987e-07	7.880127053312616e-08	1.9043866354432028e-08
6	SP	estado	1.9953377201509461	0.8879815251226031		91.0967046072413		0.25656622206642227	1.7434261539255257e-08	4.032444357224617e-08	9.572626593724402e-08
7	SP	estado	1.9475543833188322	0.872151513331869		91.47315880702797		0.2576587566341383	6.522632377072932e-08	6.443708374146685e-08	1.0625063159852264e-07
8	SP	estado	1.1683763104981038	0.4848503449746379		90.61599341991992		0.6878941400819917	3.55536229291422e-08	1.24028463616704e-07	4.625906463194681e-08
9	SP	estado	1.8813269445823149	0.92455753090488		92.26097848342178		0.23372192472547035	1.2742910420449742e-07	1.9936316494768402e-07	1.4338712302121506e-07
10	SP	estado	1.4340817894649756	0.6571822470024054		94.10302071076237		0.4343331628202641	1.1988627622026823e-07	6.179700767263451e-08	8.49874035911655e-08
11	SP	estado	1.9027989298512356	0.860838827416376		89.6124297670725		0.2839154231262416	3.123763755011802e-08	5.3670196323704844e-08	1.06840821548694e-07
12	SP	estado	1.9550986582350343	0.8073840124487013		90.7464968158007		0.30241755694306416	6.140298223356377e-08	1.392403899968768e-07	3.0175981309369614e-08
13	SP	estado	1.584528162496984	0.6911900068159152		91.31068992370028		0.4049012603704493	7.628484019672855e-08	1.3800149908952485e-07	5.0947364085734474e-08
14	SP	estado	1.769427872345191	0.8713617771593314		93.80253929425614		0.2598163280306959	1.5736901324904469e-07	2.3017373671532753e-09	1.6940660815566894e-07
15	SP	estado	1.0808759094837208	0.5078485307034043		94.2243037677273		0.6359472866756275	3.6944999023062835e-08	1.351872183393838e-07	1.6414065751221807e-07
16	SP	estado	1.2626944533943478	0.5991281204158252		93.40140024650482		0.5054791319203263	6.923367805613682e-08	9.060131982400008e-08	1.6210204415445403e-07
17	SP	estado	1.859935892911113	0.9072253193289307		94.00965481074078		0.236999553013482	2.1498689060179334e-07	1.5059780465223084e-07	1.119311245963995e-07
18	SP	estado	1.798464088304559	0.8101070444623243		91.38623913037698		0.30565068283501035	1.9627139133356995e-07	1.024949531184073e-07	5.851504076652425e-08
19	SP	estado	1.7119764141518687	0.7432636471332327		91.45109694527426		0.3576546216636931	1.1792673807251319e-07	8.740125247299486e-08	4.8260560996083174e-08
20	SP	estado	1.786113177100039	0.9420951441759997		94.02524990225727		0.2387560113025872	8.228579146386629e-08	3.338832049617573e-08	1.9324878339145571e-07
21	SP	estado	1.8668630467408107	0.9013532096756522		90.91427580400413		0.24878889300922502	4.377833593085887e-08	1.799714070404982e-07	1.6628449940884384e-07
22	SP	estado	1.8768420420093135	0.8690861514326427		90.8398745505524		0.26401422612373426	1.8049547606684724e-07	1.7667393485368137e-07	9.43072984831499e-08
23	SP	estado	1.5917787188604235	0.667632859904973		87.40920088294759		0.43566179025756224	3.953031837720317e-08	1.1504342068621385e-07	9.470928720954981e-08
24	SP	estado	1.772745940820257	0.8964242194361313		94.7245335720226		0.24402516569606725	9.702273998791691e-08	1.3470519859214384e-07	1.8211180696665668e-07
25	SP	estado	1.5821717208591277	0.7251076850768405		92.07961402492744		0.3748758410760484	1.0692562837452596e-07	7.912272344093756e-08	9.70575329622684e-08
26	SP	estado	1.5652094374413654	0.702146440168483		90.72777821165165		0.39883635187656896	1.3520324439802587e-07	6.684042922518666e-08	9.074713836584999e-08
27	SP	estado	1.480719219388359	0.6855726054866103		91.83398903116898		0.4177935225634394	8.279368857366051e-08	1.0837289331618887e-07	9.837184488972278e-08
28	SP	estado	1.5417423939488581	0.6866144031840674		91.7583956050859		0.41019429767226123	1.1368921576895035e-07	4.082649276847058e-08	8.863528263205084e-08
29	SP	estado	1.7303580704413557	0.873374276461569		94.09887028945963		0.2652446758304886	1.8541100056915168e-07	1.7890077513512134e-07	1.245795834920049e-07
30	SP	estado	1.2617982534022938	0.5949536382269184		93.13133601919795		0.5151110306858266	8.510844470285122e-08	1.427643951290736e-07	1.1338619090377957e-07
31	SP	estado	1.8892898364636437	0.7967009009144276		90.715867388696		0.3176617680714772	2.2948515056882934e-08	1.648706049134085e-07	3.0834545304890636e-08
32	SP	estado	1.506707805256399	0.6915997463012441		92.4756642133095		0.40572886444296613	1.6456536892233818e-07	7.572777377570729e-08	8.099347175472903e-08
33	SP	estado	1.2249060011949144	0.5997159483539934		94.06968875170705		0.5076874787096136	6.38726174937836e-08	6.025367215077347e-08	2.0908946642223573e-07
34	SP	estado	1.3887142147408689	0.7055252761250139		95.3849667568024		0.3853557545164892	6.307510732614529e-08	1.513816254950135e-07	2.1080316134322303e-07
35	SP	estado	1.4873778553504908	0.7018623190057829		92.55441276794016		0.3929172721922999	8.643007693951213e-08	1.363163941758879e-07	1.2590280559223558e-07
36	SP	estado	1.7853923845335333	0.9007088407138167		94.46556369400608		0.24265053395874522	3.7308351490874924e-09	1.1945707525205457e-07	2.029972920472992e-07
37	SP	estado	1.7007593123417195	0.6235902645715151		85.03141959057577		0.5000612364865029	1.0123798491398037e-07	5.627654284137259e-08	1.4572690517037773e-08
38	SP	estado	1.4043789715739778	0.668705312692528		92.93327097133844		0.42737147559745314	9.44426084848749e-08	7.29417328029121e-08	1.5437646400275304e-07
39	SP	estado	1.3599442883928479	0.6513512863381731		92.55836960143667		0.4400876488220312	1.4712876362626046e-07	9.724750505468109e-08	1.7790304704886733e-07
40	SP	estado	1.2773310934203832	0.5971273663521014		90.69792680812802		0.523609157030615	2.40519533050312e-08	1.0612637754583256e-07	1.7212840062755288e-07
41	SP	estado	1.1965811601271472	0.5559593973248748		92.34742535664681		0.5736225107576309	1.472772135112121e-07	9.063200926183062e-08	1.0922226971485524e-07
42	SP	estado	1.757792852622825	0.6837163579625047		90.11240884566531		0.4171385201057779	8.365645880040616e-08	5.674988283392593e-08	1.0387591964301137e-08
43	SP	estado	1.8946984697278282	0.893866384609984		91.83408169313087		0.2553635266480892	1.0789949823231988e-07	5.211772084973541e-08	1.1709114029370505e-07
44	SP	estado	1.4980602059670318	0.6412579810594599		88.33422398300307		0.47012098500027527	1.2530593347868894e-07	7.983033604082319e-08	7.472838845603031e-08
45	SP	estado	1.3297341230696635	0.6384517436950495		93.49548796213301		0.4572149908549506	6.208715823088389e-08	1.491134100970186e-07	1.5185098840843567e-07
46	SP	estado	1.848480708193636	0.8866729327092607		92.1367445444579		0.26036586679578627	6.052026335482519e-08	1.101682062767514e-07	1.3304685981660062e-07
47	SP	estado	1.4833064559944282	0.7361038087431409		94.51968777232499		0.35891481435350714	7.626468712283648e-08	1.0929915843364725e-07	1.8411257253943773e-07
48	SP	estado	1.430050563364156	0.6847344202119445		93.08643687835422		0.40534678385072154	9.966130259340518e-09	1.2585232575798005e-07	1.8636348872210264e-07
49	SP	estado	1.940891891144296	0.823724482197506		90.67808863592381		0.2962750139686033	1.4280772038948585e-07	4.989329692668456e-08	4.3862600418151055e-08
50	SP	estado	1.5032172555041554	0.7137887334159823		93.43936350849499		0.38194464869210976	1.2042162873281663e-07	1.514379719400368e-07	9.834603200141162e-08
51	SP	estado	1.3819951290100057	0.6171485135489215		91.1107179222222		0.4917514115206647	9.623543179231592e-08	1.4884190998545414e-07	5.9221670500063245e-08
52	SP	estado	1.4491478051854767	0.681538843699184		91.48802724759923		0.4188144399394005	1.1071258383606402e-07	5.3315578838948604e-08	1.5527620097262573e-07
53	SP	estado	1.8949063469854257	0.8071914452938085		90.35915236293795		0.3094089868602649	1.7248677861229724e-07	1.5674417202421848e-07	9.963692060617744e-09
54	SP	estado	1.3022099559460247	0.5637063663201898		90.53571538600349		0.5608196696981749	1.908867547717569e-07	1.0387328406483589e-07	3.352049334482419e-08
55	SP	estado	1.7442859096581136	0.901177027039323		96.85799781987065		0.23686381078502886	1.5785392974544427e-07	1.0653914654785994e-07	1.8297105178652748e-07
56	SP	estado	1.8710520201219303	0.9000390191076831		93.85359413170093		0.2516748514831097	1.1874192215529923e-07	7.387097983195578e-09	1.135898782135674e-07
57	SP	estado	1.2703580564795935	0.5562811967106227		92.79747003966372		0.5648728375521671	5.779145187776608e-08	8.272834093438053e-08	7.25108031759677e-08
58	SP	estado	1.475076631911866	0.6175829143733919		90.54940559203807		0.489023718359559	8.503826295602886e-08	1.143753417782115e-07	2.5578062212865037e-08
59	SP	estado	1.3951500509340882	0.636468032337681		93.85355648092359		0.45310285097826775	9.525276603278842e-08	9.279801581748515e-08	9.307499850157625e-08
60	SP	estado	1.415616785375769	0.6160164080303209		91.21796427530111		0.4910696950901271	8.835892558084659e-08	5.427849091093867e-08	7.763683461853185e-08
61	SP	estado	1.739700702893571	0.792596477960057		91.94663655824785		0.3177235559933628	6.462520765030791e-08	1.0195652917949806e-07	9.664150770576846e-08
62	SP	estado	1.470788653968401	0.6824060929400728		92.08912066681812		0.41576267972222297	1.0174472942847806e-07	4.518650458153166e-08	1.3431905123061896e-07
63	SP	estado	1.0022307911932826	0.5180065956253123		95.18385230115909		0.6523262609411793	1.709461560601646e-07	5.894696605743056e-08	2.0521185880776417e-07
64	SP	estado	1.8246886253612686	0.8649137868270165		91.04181562260057		0.26968201687510435	1.3783539954255727e-07	1.9110058968951145e-07	1.1389321968516061e-07
65	SP	estado	1.6528514329781154	0.8943968688813793		98.19388236936523		0.24583586595072848	1.0331509595708341e-07	1.888781975036835e-07	2.146915199542831e-07
66	SP	estado	1.53182577474605	0.7247218817768707		92.77973071902836		0.3697896438276925	1.356140677321396e-07	9.896590580719582e-08	1.32510570945179e-07
67	SP	estado	1.4912422433357166	0.8008918877425102		96.99699122480463		0.31214256095289533	9.938152670435673e-08	2.048359798086518e-07	2.1391426764382867e-07
68	SP	estado	1.526718521915657	0.7043705952091076		90.79632850526194		0.3983380584757348	6.645961620953128e-08	9.348489942158479e-08	1.3007835561390052e-07
69	SP	estado	1.7277109914988462	0.7182974542839623		90.27534997173979		0.38702681536160943	1.3991490476374284e-07	9.335143539101597e-08	9.787743774995722e-09
70	SP	estado	1.588801875039996	0.7076595772612179		91.89497615920251		0.3839826052552932	6.623716224251545e-08	5.855365084906053e-08	1.0512226140448837e-07
71	SP	estado	1.5537434688702496	0.7309068390364345		91.67589608118301		0.36948915289270756	7.441962538579338e-08	1.0634154749980768e-07	1.4222252452331385e-07
72	SP	estado	1.9643785925036923	0.8996227388616695		89.95864246260493		0.2529936015598742	2.1026684612529418e-07	6.063975964450937e-08	8.627911691516902e-08
73	SP	estado	1.686399169925133	0.7822194659735237		91.5638953984759		0.32729479421973734	1.4627655734438413e-07	1.0819938068092672e-07	9.958340201037905e-08
74	SP	estado	1.7785960034311714	0.8774678675141206		91.91021233291993		0.2629019628001364	1.0111378057673368e-07	1.0859671267450867e-07	1.8224156574785718e-07
75	SP	estado	1.8942702109848797	0.887625739686141		92.72568210822944		0.2529373371807877	4.562538411194586e-08	4.536229481978232e-08	1.3183260876721777e-07
76	SP	estado	1.7553146746668122	0.7992483072824648		91.48203331333873		0.3190821609458674	6.973995440818579e-08	8.378199625038049e-08	8.871453018545988e-08
77	SP	estado	1.908243874573331	0.9200143332904012		92.84775836190384		0.23840886098760367	6.74838252325967e-09	2.0175290204122137e-07	1.1713934202249457e-07
78	SP	estado	1.5298510071926525	0.6279332283527859		88.44401805231777		0.48909563302369324	9.352834634901048e-08	1.0897484923089119e-07	2.264569159450751e-08
79	SP	estado	1.6124994393036947	0.7315960007775916		91.75272728910183		0.3676996694720221	9.768176020062976e-08	7.366939656110647e-08	1.0065845037885284e-07
80	SP	estado	1.2764947369915638	0.5789467137926496		92.31003339722949		0.5408467243692958	7.786285279540356e-08	1.4573283429722548e-07	6.579315295857498e-08
81	SP	estado	1.672916424622366	0.7736869242143612		91.9753362977467		0.33031386981079036	9.372015559340505e-08	1.4694845023807514e-07	1.0421092237523377e-07
82	SP	estado	1.5463815397449834	0.5892288548932528		86.96284469291354		0.5305025545413423	1.6016217986819603e-07	6.289811817275183e-08	6.747072109660906e-09
83	SP	estado	1.9655188267694363	0.8882785380045979		85.59547081077035		0.2714356548011185	6.15185692109092e-08	1.1999804792403287e-07	1.5076187113651126e-07
84	SP	estado	1.9672711143315464	0.8435047038009738		91.70940315232149		0.2787634404074311	2.249404864406361e-08	1.0723324956411017e-07	5.7791243295300335e-08
85	SP	estado	1.1673258941171878	0.5118543493383049		93.40312786650318		0.6497718824062236	1.1201922982626071e-07	9.58965712040999e-09	6.791400613724527e-08
86	SP	estado	1.4050339330521087	0.6150764088218951		92.34155629121298		0.4896524959205007	1.051025487817798e-07	5.370867472128439e-08	6.383702854482878e-08
87	SP	estado	1.7411252066704122	0.7712932883009926		90.28412417299802		0.3330607179383104	1.8218306052818218e-07	2.1119371010732742e-08	9.979722085997178e-08
88	SP	estado	1.499595389764213	0.6456114564060929		91.16942845780149		0.45580719656881286	4.251921971955929e-08	4.958961157613983e-08	8.177845766298879e-08
89	SP	estado	1.7310722274456452	0.7179771632187057		89.88776930482443		0.3856885908934796	1.4996725723338763e-07	2.589967328152893e-08	3.815184135220523e-08
90	SP	estado	1.288481015571134	0.5790134985954686		88.66703639725854		0.5536386421769699	1.290003555245646e-07	3.177658743263547e-08	1.5269163225763875e-07
91	SP	estado	1.6238465402171383	0.6913662888155555		91.5295110317687		0.4057838139004584	7.275032843793471e-09	1.4038127278608334e-07	4.0342448986566473e-08
92	SP	estado	1.4469970346585201	0.7557163067309356		97.2033053779048		0.33435208776485204	2.0981256658480808e-07	1.391801158628917e-07	2.1184978364526344e-07
93	SP	estado	1.5024749713598737	0.6777209604105909		91.89433863799272		0.4188235778893717	1.0251485628710909e-07	6.853988303174592e-08	9.486195770507344e-08
94	SP	estado	1.9080204813326302	0.8209583180111893		91.94483041940427		0.2998018517272388	1.1564035310234501e-07	1.0524336581295317e-07	2.4391046074659447e-08
95	SP	estado	1.8116983239987237	0.7980338807077958		91.30059653242266		0.31843540110547175	8.47196456485989e-08	8.848384791504902e-08	5.961138353947931e-08
96	SP	estado	1.74486082874858	0.7509185913722957		92.03187001202717		0.350718149903115	6.37909508323711e-08	1.3807883794818853e-07	3.009132687535738e-08
97	SP	estado	1.5667616933268353	0.6657617763170175		90.47447166993045		0.4352040080917243	8.284856855783864e-08	3.5358362363154445e-08	7.175810819944992e-08
98	SP	estado	1.7324047002318181	0.782243862141234		92.87497311866423		0.3238148815898752	2.0821854220061067e-07	8.535677022787971e-08	4.3728156669809385e-08
99	SP	estado	1.4909337432741734	0.703769105698503		92.77381310104305		0.3928676576905191	1.3728418565772313e-07	2.1264131493134905e-07	7.27457107963036e-08
100	SP	capital	1.7002321190259468	0.7729511534731632		90.83426103170001		0.3099711857370124	7.838710110979323e-08	7.480359495329597e-07	3.427141870574818e-07
101	SP	capital	1.6947387041784756	0.751633240723232		91.28971269486222		0.3233510259204746	2.8426053073890606e-07	6.290717907511328e-07	2.2438736406455098e-07
102	SP	capital	1.5569964998501598	0.6737303845057095		90.46261808063832		0.39510997419832306	4.884556897247239e-07	2.5276033093002585e-07	2.4366439111627903e-07
103	SP	capital	1.484728538400043	0.6398557755755448		85.78265317825006		0.44651744461844595	4.370035339180835e-07	4.7204444412348905e-07	4.3168423875561764e-07
104	SP	capital	1.3496681316121386	0.6269451035786503		92.52381569781616		0.4419773534278677	3.849784697440064e-07	2.6735383876608933e-07	4.837388856725369e-07
105	SP	capital	1.395873314093607	0.7150702773352845		98.72731110319597		0.3299103686087228	3.8208185413809776e-07	4.2970342426689725e-07	8.187019023637036e-07
106	SP	capital	1.6407870208942292	0.7287895281877984		92.90208670837495		0.3325730610329794	4.1777191935415436e-07	5.273496659346604e-07	2.080493278676255e-07
107	SP	capital	1.5883041164786826	0.7527142224817256		92.023048288506		0.3225745260350746	5.755632652063174e-07	4.807450200426393e-07	4.5024559545861964e-07
108	SP	capital	1.7011332698535528	0.6566227826405685		87.09738781200038		0.41548088426146224	4.0870096806382803e-07	4.5318694667289577e-07	3.900639505942103e-08
109	SP	capital	1.2520941754162347	0.584912209994041		93.1861604892627		0.48846870531523406	2.468218156044189e-07	3.331545657968444e-07	5.667648860901431e-07
110	SP	capital	1.3164203528206406	0.5916459198632522		91.15721287810207		0.4857463468550134	5.369305396676524e-07	2.982572783810147e-08	4.998301872725418e-07
111	SP	capital	1.4710602498188594	0.7321177470755361		95.24597662020605		0.32921443142894896	4.1196706739496914e-07	2.393482032406947e-07	7.491962916096146e-07
112	SP	capital	1.792500448227363	0.7272742283067589		90.59865520004121		0.3406433205802183	2.882406129562972e-07	1.4825447270517554e-07	1.6198939049195734e-07
113	SP	capital	1.6890689396198655	0.7803927892399516		92.17828195921344		0.30123823243022735	1.42412989387098e-07	6.895087087245804e-07	3.5305212361006074e-07
114	SP	capital	1.849740809867231	0.8218996779374298		90.30577300608789		0.27407405761832804	7.078762443511063e-07	4.131938146272589e-07	2.2946202089824463e-07
115	SP	capital	1.2125134610571449	0.5426165780742956		91.81379520821562		0.5562835065783807	1.6347699246766158e-07	4.079682828372361e-07	3.7344352381119674e-07
116	SP	capital	1.2957975060452998	0.555815731749149		90.05214408133766		0.5316854492696517	3.5187788507604794e-07	4.3276427744022554e-07	2.891979995143646e-07
117	SP	capital	1.84385288609774	0.8120506792183212		89.84022738481248		0.28190656538380343	4.926500901074267e-08	3.35659516107387e-07	3.9551090647865485e-07
118	SP	capital	1.5485445638671669	0.6844185472394899		91.09512697409048		0.3843547103878908	6.69437181479209e-07	1.303192533551765e-07	2.843043298792401e-07
119	SP	capital	1.9056668536324866	0.892625468202342		92.92964447823309		0.22813145265026855	7.656647046310607e-07	1.6700961122808893e-07	3.0115265575291156e-07
120	SP	capital	1.955589413070249	0.9567393218203664		90.921869747407		0.19552947584797786	3.192529542717378e-08	2.7172555941546643e-07	7.943498839276551e-07
121	SP	capital	1.8777439486034577	0.9098162697208202		93.34041402167007		0.2168813226655922	6.234581738084676e-08	2.7236755868525366e-07	5.865800347095708e-07
122	SP	capital	1.6123546382216345	0.7884454173868221		94.33279945498018		0.2904406053064841	2.7878773782756153e-07	3.246604410481412e-07	5.966277281817216e-07
123	SP	capital	1.44827175059217	0.5995698860006843		90.58508742151918		0.4752929702122369	8.161022458167364e-09	1.2905391024091896e-07	3.2366084346049736e-07
124	SP	capital	1.805833464536353	0.897602973011786		94.28048427870391		0.23179230094836412	5.961744270305667e-07	4.03557362801824e-07	3.7893172726839174e-07
125	SP	capital	1.285874799014341	0.5540180189405399		91.55990250204349		0.5366385606879746	2.400593679022876e-07	3.7655460274495106e-07	2.2722616424275706e-07
126	SP	capital	1.6114260282813175	0.7951159814110746		93.89270856111632		0.2841469109298892	3.074951006268279e-07	4.890626096479296e-07	6.663331577855578e-07
127	SP	capital	1.8612205014504861	0.8288447896921705		91.11967432925978		0.26640559004935505	3.461266285895566e-07	3.084644258278555e-07	3.23623059625177e-07
128	SP	capital	1.1179031293111223	0.5172790066484003		92.3594859715436		0.5893709321522282	5.767586387689413e-07	4.2599851882614564e-07	4.596910212569105e-07
129	SP	capital	1.0767351769355782	0.5161673465970469		92.52787755123857		0.6036180488129964	3.8169433475413696e-07	2.814505550857412e-07	6.8669588197949e-07
130	SP	capital	1.2986614858684657	0.6007944275732005		92.42305757008441		0.47011291050625054	5.335932742289448e-07	2.745824613202385e-07	4.769794823468581e-07
131	SP	capital	1.4777143934535197	0.6288952645983058		88.4136653749604		0.4501141605405067	4.877134710569165e-07	4.413720076259462e-07	2.1172151004806633e-07
132	SP	capital	1.9141156484326998	0.8663574337729383		91.74476874214005		0.23876758783649424	2.7347345785650264e-07	3.1558537259818454e-07	3.971363614716676e-07
133	SP	capital	1.8514127167718162	0.7330828346742327		86.8398953987906		0.3495931195471581	6.827647376986378e-08	1.3907362558154932e-07	2.7118738789168474e-07
134	SP	capital	1.4012573994790254	0.645166995851186		92.80447711706609		0.4211023435275785	4.5783514507376026e-07	7.828262827148161e-07	1.8675571054972244e-07
135	SP	capital	1.440878326892969	0.7081551249329326		95.17227353257007		0.34184937113577796	7.551929295109026e-07	2.204066467290515e-07	7.235805462188242e-07
136	SP	capital	1.0774974828174233	0.4765310411341809		90.33909267340472		0.6716195754592461	2.385198418515153e-07	3.0617057979076834e-07	5.343386165232482e-07
137	SP	capital	1.3917590972831624	0.5379748362068417		90.1337692456272		0.5412196181842948	1.878009738411352e-07	5.008534492525581e-07	3.8735029717052415e-08
138	SP	capital	1.916121782115726	0.6579981025050892		85.78916638943167		0.4216943712575022	2.3389427431217177e-07	2.0482503066456594e-07	1.0071298091261693e-08
139	SP	capital	1.4160830064925074	0.6365506413468902		91.20948502236286		0.43343641520113907	3.326563991104869e-07	2.086360307653786e-07	4.4424971725832255e-07
140	SP	capital	1.111411879324004	0.4840948936552749		92.55236169289282		0.6342414449024424	3.580206680351638e-07	3.585555059132287e-07	3.644080114744231e-07
141	SP	capital	1.809295578103751	0.7691079339316464		91.26376816458334		0.30220413681305813	4.8620500169414354e-08	4.5590921738177625e-07	2.5703035564632943e-07
142	SP	capital	1.5171896213289022	0.6541313250304033		89.730445394675		0.4138252680558845	5.63560734199931e-07	3.731702012598446e-08	3.7147654643766664e-07
143	SP	capital	1.877578411044492	0.7113108632227495		88.7083727672398		0.3630220001480726	2.7420907698915645e-07	2.5046140686821057e-07	4.090218300351513e-08
144	SP	capital	1.341958069610141	0.6093362026713134		93.23670405243752		0.4586327054349001	6.831833839816511e-07	4.301696997021745e-07	1.9565201443907282e-07
145	SP	capital	1.5596714518576735	0.6637758069246168		89.26797243446288		0.4073157164754063	4.0566856772960675e-07	5.315306320013254e-07	1.7115685761326608e-07
146	SP	capital	1.5437061625609985	0.6359635146464706		90.19925672650537		0.42850963401922654	4.0505817880641397e-07	2.3396791995613052e-07	1.8649799905176044e-07
147	SP	capital	1.323483631277263	0.5397112401446547		87.08479875385495		0.5784504165962849	2.949953527751037e-07	3.4311038084223293e-09	3.9537964793244714e-07
148	SP	capital	1.6886777514245703	0.811030862844903		93.59078855483244		0.27124319476366926	5.060888601004695e-07	1.8617289536012802e-07	5.829539616086872e-07
149	SP	capital	1.7075027512510825	0.7607664067895847		91.14139908219947		0.31750228846420614	4.5217609222129543e-07	1.2534165889800068e-07	3.4392872550668475e-07
150	SP	capital	1.9664193075222685	0.8365593342322477		91.52079300337252		0.25917203478301815	2.7897077077414974e-07	6.579512702214548e-07	1.0095702576489408e-07
151	SP	capital	1.886163250257018	0.9516190520388366		92.8612800110446		0.19449734464355742	3.8313780042183595e-07	4.335404113612147e-07	7.825964811203102e-07
152	SP	capital	1.8489364823910306	0.8134949828863692		90.62213828731275		0.2784036360351389	5.139254310478526e-07	2.657435750632411e-07	2.7010325558640193e-07
153	SP	capital	1.6769353621792429	0.7450125095204679		91.16902906351248		0.3265427281645854	2.8119662256824294e-07	2.9286400594732367e-07	3.6960413725362633e-07
154	SP	capital	1.7249618077814926	0.7059323074567183		90.64334801258101		0.35691185448989193	1.4004860596383647e-07	3.319360048002291e-07	1.785087381795711e-07
155	SP	capital	1.7414794472736068	0.8791000089085477		95.28607857013624		0.2267451672696992	4.582669462531612e-07	2.0909645393279406e-07	7.421616432596646e-07
156	SP	capital	1.9479248588918496	0.8990187628530776		92.62211554867281		0.21761490237960765	3.178334147371891e-07	2.0204972892557837e-07	4.4862593719092217e-07
157	SP	capital	1.2569855836364257	0.5659592491793557		91.94183188248837		0.5178485334889862	4.808973926823502e-07	5.794736218992922e-07	2.3662404762251434e-07
158	SP	capital	1.1521258253395885	0.546528433891415		94.07866155331322		0.5397658235614178	7.486268687636472e-09	2.179548417332859e-07	7.881171524700614e-07
159	SP	capital	1.5305437708169685	0.651393947195772		90.91516863320818		0.4171580988705065	4.229390863596837e-07	4.292130866639927e-07	1.2296700447238327e-07
160	SP	capital	1.4820771918938385	0.6348302263016722		91.28556856340656		0.43226924039913367	5.764998661272155e-10	1.9773820954263137e-07	3.6018476178240634e-07
161	SP	capital	1.3195202553136738	0.5555079057399516		89.41471664187405		0.5443391186633552	3.4395115832425625e-07	2.3687282468321498e-07	2.5056063725617196e-07
162	SP	capital	1.6468606689982566	0.6855868363326018		90.62931124403953		0.38366547650974053	4.362142840463822e-07	4.082599967451864e-08	1.9932268467584212e-07
163	SP	capital	1.6806518044095988	0.7779034511299444		90.65216626904767		0.30176322821370816	6.256460678285867e-07	5.452928519352555e-07	4.2452467310761723e-07
164	SP	capital	1.5851396516073148	0.6102933980170333		86.96991201152048		0.47814043157997493	3.4290229980262323e-07	1.0920172584506053e-07	1.5097212234364815e-07
165	SP	capital	1.8315844840014373	0.7857733082520859		85.6464853455098		0.3122840659706106	4.981201971810768e-07	2.9716217386653603e-07	4.0234258167808845e-07
166	SP	capital	1.1716265848432237	0.5230651126377812		92.04552070746128		0.5851393228817926	1.8928581512423928e-07	4.005889299834044e-07	3.6698607519191954e-07
167	SP	capital	1.3087406245316906	0.5819060780551453		91.67583338635347		0.5080769921519392	5.482986788890599e-07	6.747230388859145e-08	3.095775229078292e-07
168	SP	capital	1.9585004477590506	0.6744800319118922		85.32341830878019		0.3996939593233054	2.426756405393124e-07	3.0108234733184023e-07	6.1989017574935705e-09
169	SP	capital	1.7140490845382559	0.6881515183231692		85.858356398853		0.3941048825799347	3.932251991930683e-07	4.1041252939720106e-07	1.7229905086510055e-07
170	SP	capital	1.5410153658043242	0.6536005218308494		90.88303871632014		0.4092617943375866	5.237165083782488e-07	2.2768351674585034e-07	2.0109681717397127e-07
171	SP	capital	1.9141068476628436	0.8508818528184706		92.20993808750504		0.2491127352052757	3.1117626713421006e-07	4.631515553151325e-07	2.462972893207576e-07
172	SP	capital	1.3988525249709605	0.6651840941802445		92.96170883141484		0.39631351040335233	3.5279033679422073e-07	3.878134912473836e-07	5.866936920181224e-07
173	SP	capital	1.8030109551401052	0.836414727288552		92.74436882621104		0.25954240684026236	3.6253973509528994e-07	5.162090909202534e-07	3.471766748801742e-07
174	SP	capital	1.2562320885031162	0.5275917928724199		89.92934487384909		0.5681138325564149	1.8092977597119373e-07	5.94639479464476e-07	2.626533891358711e-07
175	SP	capital	1.6137899892894927	0.7206664079457676		91.7367476655704		0.347648643400356	3.7900857369751206e-07	4.654342928262042e-07	2.6659906166347477e-07
176	SP	capital	1.120007624532531	0.4894613625829902		89.56474164864849		0.6545176069576918	4.545300376477427e-07	4.3483289879327787e-07	2.983911126858127e-07
177	SP	capital	1.6908252496649172	0.7784582747878874		92.00047497998445		0.2983375238900394	5.694944612549098e-07	4.241734490333665e-07	3.700004646662128e-07
178	SP	capital	1.8841346376816712	0.8462577644551271		90.56926363592615		0.2563130164739032	6.383070460226685e-07	2.0901078547670742e-07	3.477588134417298e-07
179	SP	capital	1.5928046034954082	0.6907023712739346		90.35453592705925		0.37414707028556493	3.39390553442363e-07	3.906213977779331e-07	2.944947617660591e-07
180	SP	capital	1.9225095536966448	0.8450545464683414		82.32399871954726		0.2902545785407375	6.750514751052675e-07	6.177143025899526e-07	4.4883004434314033e-07
181	SP	capital	1.0862371639289752	0.5174122897529898		93.51958258207051		0.5858876067897414	1.4368206735808663e-07	4.341642447351144e-07	7.498829040711993e-07
182	SP	capital	1.431047215463682	0.6762677660801283		91.63176595804146		0.39619111358607173	2.755991022828189e-07	2.4420436122650986e-07	5.897126218549531e-07
183	SP	capital	1.20184463445161	0.5198177783842156		88.51178837736695		0.6016101649688004	1.60784901496481e-07	5.221624277170257e-07	3.8631060672502817e-07
184	SP	capital	1.6449747024700692	0.6806362043227087		89.09749722739194		0.38903774660093404	2.0842336939074472e-07	4.3326365806815686e-07	1.8983718344451763e-07
185	SP	capital	1.806735588821605	0.8318955505421011		91.31114226269212		0.26335031453303503	6.935235290835006e-08	6.259856621617313e-07	4.45533194475722e-07
186	SP	capital	1.298378698733433	0.5868287605060644		91.37290103105084		0.5036318375959902	2.649989221926766e-07	3.824779187066475e-07	3.224011176909704e-07
187	SP	capital	1.6290521240990732	0.7229317223756389		91.9006156976076		0.3422085825734771	2.983901561796487e-07	5.014022441124384e-07	2.7118874766466346e-07
188	SP	capital	1.4636298770171148	0.6156646877056229		86.44437730081737		0.47280962518636316	1.8946546682053694e-07	3.5007141973413195e-07	4.020917660338084e-07
189	SP	capital	1.476565973649719	0.6260299215301489		91.3633274712979		0.4384711718606041	6.95769796737789e-07	3.098139663393618e-07	9.678097052069587e-08
190	SP	capital	1.7119729045572796	0.7263548263191246		92.7994731722236		0.3206484638181964	3.712090949937566e-07	2.7545162012094444e-07	2.635973798561856e-07
191	SP	capital	1.2279481060134056	0.5415127980303291		91.72216327907604		0.5530442380604322	4.6762099532878654e-07	4.883202596459264e-07	2.0847893419291442e-07
192	SP	capital	1.9404132873070303	0.8312557741883506		87.54392055664432		0.26950835462521927	4.884330103199777e-07	6.389226749903634e-07	2.7538761892238036e-07
193	SP	capital	1.4717976667056394	0.6507377354166031		91.08375597890134		0.4188599988158871	3.6180005083976106e-07	3.7882795975828424e-07	2.8134517145706953e-07
194	SP	capital	1.264525139288054	0.5169129337267292		90.31180739900975		0.5897611782981741	2.250928479900873e-07	8.535897280506934e-08	3.2050282759186594e-07
195	SP	capital	1.9896418377517038	0.8612493196996432		88.0633722595438		0.2561707512259656	2.3093446796123392e-07	4.200906310516304e-07	3.137300580208366e-07
196	SP	capital	1.6736562612208303	0.7408325070965878		91.25631997360642		0.33373109493945186	2.532084301924223e-07	1.5332264857787454e-07	3.5679630229046157e-07
197	SP	capital	1.9717511203137155	0.927440518046981		91.73218734296721		0.22401336225192714	4.666625108297491e-08	1.45651320762938e-07	3.8807724882082044e-07
198	SP	capital	1.6278602746122295	0.805114259397409		93.52704233151155		0.2787037808774957	5.430105026214089e-07	3.61184280786414e-08	7.555296144442973e-07
199	SP	capital	1.3116475683775637	0.5503853204455266		88.37067031943896		0.5515732799983443	1.9195862459578444e-07	5.206707161132535e-07	2.507382345418582e-07
200	SP	interior	1.3711332863815902	0.6034639384989972		94.913444041982		0.5515063360946398	1.5428088169442323e-08	1.1058523024811625e-07	1.72318416710718e-07
201	SP	interior	1.854564176554	0.7380493040458003		93.17075711493426		0.40402616199656033	5.175346605891626e-08	5.425624977160221e-08	9.047792281698521e-08
202	SP	interior	1.3539062340386971	0.6250253853338565		94.64366000648486		0.523655775951668	2.069748154619657e-07	1.6648979308638584e-07	1.7258744558664976e-07
203	SP	interior	1.69144292563024	0.6499660216289764		91.24999385210255		0.5012425831818822	2.2042114310548345e-07	5.452906804187877e-08	5.825294909909458e-08
204	SP	interior	1.7087673623400692	0.6320608828832772		91.72104973371557		0.5149319118394617	1.1760204679250075e-07	4.7276709001379245e-08	6.524527833596657e-08
205	SP	interior	1.1556704364979489	0.568924216872658		97.78560859888847		0.5972315499268107	2.171997519288375e-07	8.813410957953406e-08	2.514413776464533e-07
206	SP	interior	1.6675667863801216	0.7233840926276921		94.38540685094318		0.419820328878632	1.3140442553043703e-07	2.0042773209076597e-07	6.198289177757292e-08
207	SP	interior	1.599570068509727	0.7245490054853634		94.1345230448091		0.41644993109871564	1.6608146006005362e-07	9.557296651650825e-08	1.725105007632407e-07
208	SP	interior	1.5909859517769378	0.6493629477494036		93.32092563952017		0.4965075663457326	1.1068772195548134e-07	2.530969855806186e-07	1.3110806702323572e-08
209	SP	interior	1.6912900288758106	0.8221511326450017		97.25771574621812		0.3269943094732928	1.9478683202506191e-07	1.3573517080244857e-07	1.797269865797787e-07
210	SP	interior	1.5106010817069757	0.7037989082217617		96.28123007624647		0.4312096109226172	4.221553014991054e-08	2.502777976647687e-07	1.4446409308953174e-07
211	SP	interior	1.3585494523442754	0.7015318665171176		98.84435883082557		0.4304702422944857	1.1189538996252185e-07	1.9520435486368712e-07	2.844674990966538e-07
212	SP	interior	1.547045781828025	0.7786195309415417		98.13474037050679		0.364308215017006	2.5890761359948323e-07	2.5880352416461613e-07	1.453833254843218e-07
213	SP	interior	1.2203453877245234	0.5249806750871431		96.36716320657398		0.6671173519323066	1.2692321017705675e-07	1.4532807628589758e-07	6.204378160033133e-08
214	SP	interior	1.7337267850483074	0.6980388408648586		93.24315981743526		0.44862662998636427	6.279036804904785e-08	3.9966081558370926e-08	9.63607249313794e-08
215	SP	interior	1.789460139154778	0.7207331723909544		93.28635154949944		0.4218353902904512	1.2995675568996653e-07	1.0704714478354195e-07	5.43317698246168e-08
216	SP	interior	1.8231043870945285	0.8986507936653333		97.94202984152592		0.2716252706247819	1.8787734822028672e-07	1.2447087329247197e-07	1.9323942118152897e-07
217	SP	interior	1.8580274007270798	0.896608456782638		97.82196818400362		0.2771315838406717	1.529215783968686e-07	1.4562208663040927e-07	1.4443123921310954e-07
218	SP	interior	1.9953892737412273	0.9088653723427088		91.46632743017544		0.2864255531359349	1.794167334171863e-07	2.1268016457578685e-07	1.5692469235735386e-07
219	SP	interior	1.4190081540696762	0.703228705902706		98.81488494736102		0.4235892685273986	1.09266745285728e-07	2.6353756187631317e-07	1.8422446533358973e-07
220	SP	interior	1.9239784422003041	0.8265387776896282		93.73179520980507		0.3317741265412001	1.377232505599459e-07	7.378707239273626e-08	1.1351413018943506e-07
221	SP	interior	1.56549466687275	0.664472294783379		92.15709092085224		0.47956310308444605	1.2142985764837705e-07	1.653414272749641e-07	1.3839926190168006e-07
222	SP	interior	1.1010082682033657	0.516062757263852		97.61317334900411		0.6876358918567899	1.284104028472604e-07	1.3195773333432312e-07	1.5813395658433807e-07
223	SP	interior	1.6520632004217974	0.8423825194172924		97.89899856763247		0.31416805592185826	1.9003374877166724e-07	1.9613805534405302e-07	2.2389842007663462e-07
224	SP	interior	1.193252296274697	0.5849658897691278		97.9328215137132		0.5710329977138057	1.5104342720786053e-07	1.7265168753269617e-07	2.166292965030272e-07
225	SP	interior	1.8421486468919388	0.9406720245138109		97.7576382453517		0.25101624246799253	1.3717152450583722e-07	5.875105498368406e-08	2.664852970563089e-07
226	SP	interior	1.8518400820792693	0.838333848497128		97.46089349250384		0.3122495276623173	3.5338305818084905e-08	1.9410423893427574e-07	9.85324828735792e-08
227	SP	interior	1.5460846339340681	0.7616025757728271		98.09805752201608		0.375253015635684	2.0910643646077167e-07	1.962692311684689e-07	1.574101402172433e-07
228	SP	interior	1.9208729144470444	0.844276565464464		94.9591933783195		0.31399494469790895	5.945825190719768e-08	8.678995465437037e-09	1.584215236968529e-07
229	SP	interior	1.260141691982302	0.5484506573118038		93.21249057521513		0.6558226590180085	1.4606543281363199e-07	1.4077452838554425e-07	1.0335089581978154e-07
230	SP	interior	1.2752578678600028	0.5606805872550154		94.34990388395944		0.6298025981388895	1.1528616596730284e-07	1.1915275435394116e-07	1.1549982837641617e-07
231	SP	interior	1.4273444003535596	0.6685628113953165		97.62933471578589		0.46127802835672355	2.1037804937458123e-07	3.1402178455132127e-08	1.7910045181727872e-07
232	SP	interior	1.9229094699475315	0.7478838706279932		93.36834209148186		0.3918954186648432	1.4048686738398333e-07	1.180767661508586e-07	2.852758244134601e-08
233	SP	interior	1.3096868858609956	0.6767169992120183		98.528795568607		0.46388358263203283	6.081642444799936e-08	1.785794041161918e-07	2.8958094132690056e-07
234	SP	interior	1.1421677820838974	0.5494135829622017		98.338012891248		0.6238405804462354	1.1872145909311275e-07	1.2082001013745272e-07	2.1172648731557032e-07
235	SP	interior	1.9281323649037931	0.8594534971862429		95.13610761469594		0.31051765543989773	7.588266985971749e-08	6.728859282545043e-08	1.2188806324271822e-07
236	SP	interior	1.3368002453081143	0.5725203050296396		93.72213231280926		0.6085449896312124	1.8906267652164137e-09	1.0851204161570075e-07	1.4803592186985153e-07
237	SP	interior	1.7167271271139954	0.7472095191592266		97.16815379977956		0.3725000399110989	7.276965698374312e-08	1.4673986454420653e-07	1.0571407252267618e-07
238	SP	interior	1.9120360990736636	0.7169079929281554		91.32405159631736		0.42764598319827396	1.0934300646678842e-07	4.797976344008158e-08	6.747468282432042e-08
239	SP	interior	1.5332351638458248	0.7485539652521552		97.18756925545284		0.38962607761584905	1.4404537217642766e-07	1.9968967267221086e-07	1.7766384599348266e-07
240	SP	interior	1.5081607625614217	0.7219618322115678		97.20571017248042		0.41412509328177594	2.3571677871778849e-07	2.094631783283697e-07	1.157860358877371e-07
241	SP	interior	1.8242323883825677	0.6988195413269651		92.50125996695462		0.44893629483783215	1.2880486484305777e-07	8.049650143563262e-08	3.154378803287771e-08
242	SP	interior	1.7625272998499675	0.8637236693723437		94.80142022484603		0.32100412159548375	1.3703691010616282e-07	2.538437383331207e-07	1.3508130962308593e-07
243	SP	interior	1.5707637307526063	0.633384625856443		92.64763791210537		0.5117895807055846	2.300353361717233e-08	1.3017463560419393e-07	1.1336125111933629e-07
244	SP	interior	1.93876150292394	0.7036262093719207		90.4586217641357		0.439260906001147	1.3605688906867122e-07	3.46179529386487e-08	6.928871564622436e-08
245	SP	interior	1.322872976158061	0.6548982395345632		98.3701154140048		0.48198644682369884	2.406241635658347e-07	1.7655440598595924e-07	1.6613964313979223e-07
246	SP	interior	1.770490616328556	0.8517446209313317		97.70075414931884		0.30428411795548155	1.659281061225592e-07	1.2043106581018625e-07	1.6248982176812755e-07
247	SP	interior	1.3597708376833864	0.6474939559711137		91.81880516724269		0.5175061618579638	7.290263053058666e-08	2.1177365834346718e-07	2.8669590494762024e-07
248	SP	interior	1.798025738163499	0.7168896993187729		93.1403164832015		0.4278214737141204	8.295148558479463e-08	1.1698044682895804e-07	5.307553233248771e-08
249	SP	interior	1.2098497389497074	0.5885192329707676		97.99230358260498		0.565720283494389	1.1147475841589324e-07	1.6178276834533932e-07	2.191772194698623e-07
250	SP	interior	1.6584153908137342	0.6590901145790056		93.67351284890469		0.4904717131545226	9.538303308975995e-08	1.2659318108583156e-07	3.2144379225790964e-08
251	SP	interior	1.8789747853247718	0.6905858664589128		92.84104184443271		0.4560579140040454	1.3035070553618593e-07	8.739552202722153e-08	4.9847768217874175e-09
252	SP	interior	1.3643324666907506	0.582391032076913		94.84058620545103		0.5908602650029248	2.3269282556976813e-07	4.6271737655443205e-08	7.381800358772213e-08
253	SP	interior	1.4006387970478542	0.6176006597847102		93.14949210347211		0.5380083913896512	1.699875627792049e-07	1.397069733577573e-07	1.585692589860711e-07
254	SP	interior	1.471055243993626	0.7380527831355043		98.13005761132152		0.3984773860001598	1.4740167189515637e-08	1.2273622001778798e-07	2.7036175307827934e-07
255	SP	interior	1.4149831257954508	0.6975593382693241		98.14903806003763		0.4346241060172425	5.6225387397441434e-08	2.0881637385560602e-07	2.108707673145595e-07
256	SP	interior	1.6198794091839963	0.7375705333347511		95.71193426799066		0.4011803019146483	1.1137133780564928e-07	1.2824484172648573e-07	1.3974670247631433e-07
257	SP	interior	1.532346176544766	0.6502207149049678		94.1438723580936		0.4952346678270018	1.8464743229466757e-07	2.893407672879874e-08	1.1248047626842628e-07
258	SP	interior	1.789681533347226	0.7187806905043176		91.85096467382158		0.42546161911535774	4.165454452853421e-08	4.477630613401717e-08	1.3503249526429277e-07
259	SP	interior	1.6969338637521578	0.7124439939308472		92.71524831683588		0.4376944360080295	1.6319480809439027e-07	9.611544611442625e-08	8.855547699006013e-08
260	SP	interior	1.6437601562295587	0.8187902918917433		98.41012646347517		0.3296418850934937	1.868225703631359e-07	1.9289303783089695e-07	1.71160924164588e-07
261	SP	interior	1.5293890487414872	0.7189832078421453		96.01015596358062		0.4207178534108372	1.4986656913368546e-07	3.980560327497431e-08	1.9665564614760348e-07
262	SP	interior	1.536000628761262	0.6621970972368829		94.46330417254103		0.48267701453949313	3.3468278436549182e-09	6.150042560149806e-08	1.5920410884695083e-07
263	SP	interior	1.3364883023817877	0.6341558147612826		96.86358994963827		0.5080515718710329	1.4437412999973008e-07	1.0060981572082092e-07	2.0221621315324885e-07
264	SP	interior	1.6427421378668576	0.8858324484446951		98.76563235039544		0.28850969091419576	1.4526792156749363e-07	2.8505915300828344e-07	2.7712454583375227e-07
265	SP	interior	1.955891428723586	0.7957821795943651		93.32771610233733		0.35673750081306216	1.8808835098507524e-07	2.3249002647640368e-07	3.5125401775418367e-09
266	SP	interior	1.7241598785134016	0.6757536678972654		91.9277483890318		0.4733529187251864	1.717896072483631e-07	1.6426232971536228e-07	1.868906052822115e-08
267	SP	interior	1.940589215116478	0.8268462454897606		90.42574257694802		0.3441253306164309	1.3503334242298825e-07	5.8688543590247776e-08	1.6448442327032543e-07
268	SP	interior	1.9442154194621455	0.9556264457709938		97.44972044545402		0.23761947833379768	2.070007890365015e-07	2.1532132218012571e-07	1.8030384948616073e-07
269	SP	interior	1.7488466450747235	0.6923160110493323		92.92208755234239		0.4485703658104882	8.004991962890349e-08	1.0423318897655487e-07	6.899119971421154e-08
270	SP	interior	1.4293572080091377	0.5774539409530174		91.68373523723663		0.6033351072362131	1.778030704394244e-07	4.4174171415887136e-08	1.1185718059633328e-07
271	SP	interior	1.341682642036241	0.5864303497299618		95.4181529351785		0.5733144538997587	9.521675530601544e-08	1.0448051682764534e-07	1.262499210441057e-07
272	SP	interior	1.4514028878723586	0.5838308243943126		88.92087308031779		0.5963948977575528	1.470216582931273e-07	1.6329391115276231e-07	1.621830782802189e-07
273	SP	interior	1.651975099246288	0.7282141188440542		95.21507591159238		0.4148806149242029	1.536513625259738e-08	8.35216059916875e-08	1.4100445523173285e-07
274	SP	interior	1.453147755553648	0.7240939521403094		98.0556316404588		0.4063323290147611	2.5844552833068205e-07	2.0255500724905236e-07	1.826838370871515e-07
275	SP	interior	1.6711810937104716	0.7572827257673025		94.61704874703753		0.38592231593850207	1.7945988173024377e-07	1.3436245608744975e-07	1.3313113562557697e-07
276	SP	interior	1.642739744953433	0.6018517095913386		90.11737100036969		0.5608981224950303	2.1502870059999572e-07	8.239509986199216e-08	3.9946324939774416e-08
277	SP	interior	1.313913642269915	0.6213274549168073		95.09319673575715		0.5292452813311678	1.4777188642661248e-07	2.1475374672236693e-07	1.9549476881557658e-07
278	SP	interior	1.7754691000967433	0.9480255370705997		98.98445349892695		0.25027632192074895	7.408320525963741e-08	1.7207335715750438e-07	2.887998150718848e-07
279	SP	interior	1.4331222792387688	0.629653336065688		94.83764128777295		0.51869153725722	1.7559610737315202e-07	1.7041388460182827e-07	8.296964098677994e-08
280	SP	interior	1.6533027516901375	0.780488214061099		97.22659040819475		0.3598015081707116	1.7021826323484372e-07	2.51355827187659e-07	1.0070800739631158e-07
281	SP	interior	1.9485762842908896	0.7706579373248195		93.42195214149197		0.37116599057266497	1.729645098680869e-07	7.901936749742381e-08	4.838938786957062e-08
282	SP	interior	1.4548626688968458	0.7260217655687604		98.02176332441354		0.408197213619378	2.1714848888253734e-07	1.5040958131480779e-07	2.0513300850067267e-07
283	SP	interior	1.4990567332747036	0.6002917524268492		93.48236756789433		0.5532777968292115	2.5446338153839055e-07	8.469610734239877e-08	4.000363704921497e-08
284	SP	interior	1.815115745226831	0.7461231059586015		93.2830201608821		0.389686614667817	1.315035183235137e-07	9.889556293454867e-08	9.711114250447254e-08
285	SP	interior	1.4061046372887105	0.6343022430779732		97.405025568859		0.4853228516050748	9.489999783052006e-10	1.4131441010526083e-07	2.0468552945247113e-07
286	SP	interior	1.8491455427737238	0.8206600075976774		94.17828703681427		0.33509244093093943	1.362862438796888e-07	1.677927278284114e-07	1.0990349096596599e-07
287	SP	interior	1.6628186312388062	0.7919073538355783		95.87720446004334		0.3551046639207813	2.1825396943528148e-07	1.9811561517309373e-07	1.4695444623735672e-07
288	SP	interior	1.8704833427007403	0.9387741443760862		98.11487417495852		0.25473503986899054	2.468295284812843e-07	1.5839108178099464e-07	1.612484645806496e-07
289	SP	interior	1.7817299669843893	0.8869027282361475		98.28193118324297		0.28329810942397077	5.4057410409392574e-08	2.2168217339132743e-07	1.8594945602405214e-07
290	SP	interior	1.3072893515237887	0.6526121480467355		98.51550870524142		0.48064386085669036	7.378178617940667e-08	1.5279737782679736e-07	2.659885525120187e-07
291	SP	interior	1.7220729023408496	0.8121988022406111		97.56664162315246		0.3338329581139107	8.349388143371073e-08	1.4905682356434648e-07	1.480039023392555e-07
292	SP	interior	1.4946862798344367	0.730404964760806		96.89391851926172		0.40495673315734504	9.863010549053834e-08	9.709095089284984e-08	2.5389322852282443e-07
293	SP	interior	1.5016563862844732	0.6253574621372884		92.81245113243622		0.5214848021474798	8.742306473409034e-08	1.3707037713204284e-07	1.3008118336725902e-07
294	SP	interior	1.8801994818727068	0.7371286091004743		93.50191386584251		0.40312564346405444	7.835444565308125e-08	7.705088304274645e-08	5.9637597757579e-08
295	SP	interior	1.2745173662504947	0.553519816648417		92.99580264357351		0.6274180992890825	2.0858587295664965e-07	2.0890286192653474e-07	1.0841865757276306e-07
296	SP	interior	1.4560993202617225	0.6676656757129612		96.26645690501513		0.4742391206693494	1.748022265471056e-07	1.4092014142023528e-07	1.085432140153362e-07
297	SP	interior	1.941739488538464	0.9903257961574812		98.00116358800757		0.23023258567091515	1.3218050696981757e-07	1.8136881445013425e-07	1.8500462096428532e-07
298	SP	interior	1.5037957700889908	0.6113666854103654		94.19529391711023		0.5383814645034238	1.241874170190161e-07	4.356681787543703e-09	1.1544315160477402e-07
299	SP	interior	1.226197912072097	0.5857302949582343		96.8836119712128		0.5774634525732238	2.804608095084788e-07	1.657677531178828e-07	1.258096889924472e-07
